# Transcriptional and genetic sex differences for schizophrenia across the dorsolateral prefrontal cortex, hippocampus, and caudate nucleus

**DOI:** 10.1101/2022.09.30.22280452

**Authors:** Kynon JM Benjamin, Ria Arora, Joshua M Stolz, Laura D’Ignazio, Leonardo Collado-Torres, Thomas M Hyde, Joel E Kleinman, Daniel R Weinberger, Apuã CM Paquola, Jennifer A Erwin

**Author notes:** Co-first authors (Kynon JM Benjamin, Ria Arora).

## Abstract

Schizophrenia is a complex neuropsychiatric disorder with sexually dimorphic features, including differential symptomatology, drug responsiveness, and male incidence rate. To date, only the prefrontal cortex has been examined in large-scale transcriptome analyses for sex differences in schizophrenia. Here, we examined the BrainSeq Consortium RNA-sequencing and genotypes for the caudate nucleus (n=399), dorsolateral prefrontal cortex (DLPFC; n=377), and hippocampus (n=394) to characterize sex differences in schizophrenia. We identified genomic features (genes, transcripts, exons, and exon-exon junctions) associated with sex, sex-specific expression in schizophrenia, and sex-interacting expression quantitative trait loci (si-eQTL) associated with schizophrenia risk. We found 878 unique genes with sex differences across brain regions, including *ANK3*, which shows male-biased expression in the caudate nucleus. X-chromosome dosage was significantly decreased in the hippocampus of female and male individuals with schizophrenia. Our sex interaction model revealed 15 novel junctions dysregulated for schizophrenia in a sex-specific manner. Sex-specific schizophrenia analysis identified dozens of expressed, sex-specific features with enrichment in the transcriptional response of cellular stress. Finally, our si-eQTL analysis revealed 974 unique genes, 14 of which are associated with schizophrenia risk. Overall, our results increased the number of annotated sex-biased features, identified sex-specific schizophrenia genes, and provided the first annotation of si-eQTL in the human DLPFC and hippocampus. Altogether, these results point to the importance of sex-informed analysis of sexually dimorphic traits and inform personalized therapeutic strategies in schizophrenia.
