## Supplementary material for "Transcriptional and genetic sex differences for schizophrenia across the dorsolateral prefrontal cortex, hippocampus, and caudate nucleus": Data S3

query	significant	p_value	term_size	query_size	intersection_size	precision	recall	term_id	source	term_name	effective_domain_size	source_order	parents	Log10	Tissue	Bias
query_1	True	0.0005117773748376	257	73	17	0.232876712328767	0.066147859922179	HP:0010985	HP	Gonosomal inheritance	4511	7444	HP:0000005	3.2909189177461715	Caudate	All
query_1	True	0.0012262223702844	173	243	12	0.0493827160493827	0.069364161849711	GO:0005201	GO:MF	extracellular matrix structural constituent	18679	1697	GO:0005198	2.911430765192593	Caudate	All
query_1	True	0.0035767151885636	50	159	7	0.0440251572327044	0.14	REAC:R-HSA-3214842	REAC	HDMs demethylate histones	10622	999	REAC:R-HSA-3247509	2.44651564105311	Caudate	All
query_1	True	0.0192182532900508	16	243	4	0.0164609053497942	0.25	GO:0004115	GO:MF	3',5'-cyclic-AMP phosphodiesterase activity	18679	767	GO:0004114	1.7162860870610535	Caudate	All
query_1	True	0.0276133974103391	19	247	4	0.0161943319838057	0.210526315789474	GO:0043186	GO:CC	P granule	18964	2109	GO:0036464|GO:0060293	1.5588801567148916	Caudate	All
query_1	True	0.0276133974103391	19	247	4	0.0161943319838057	0.210526315789474	GO:0060293	GO:CC	germ plasm	18964	2601	GO:0045495	1.5588801567148916	Caudate	All
query_1	True	0.030452736000789	111	247	8	0.0323886639676113	0.0720720720720721	GO:0000786	GO:CC	nucleosome	18964	108	GO:0000785|GO:0032993|GO:0044815	1.516373682450949	Caudate	All
query_1	True	0.0341649387799311	20	247	4	0.0161943319838057	0.2	GO:0045495	GO:CC	pole plasm	18964	2498	GO:0005737	1.4664193531517997	Caudate	All
query_1	True	0.0494796314725973	119	247	8	0.0323886639676113	0.0672268907563025	GO:0044815	GO:CC	DNA packaging complex	18964	2417	GO:0032991	1.3055735436834475	Caudate	All
query_1	True	0.0002071427271553	111	121	8	0.0661157024793388	0.0720720720720721	GO:0000786	GO:CC	nucleosome	18964	108	GO:0000785|GO:0032993|GO:0044815	3.6837303103105064	Caudate	Female
query_1	True	0.0003526547692996	119	121	8	0.0661157024793388	0.0672268907563025	GO:0044815	GO:CC	DNA packaging complex	18964	2417	GO:0032991	3.4526502383854	Caudate	Female
query_1	True	0.0004930927778733	241	39	12	0.307692307692308	0.049792531120332	HP:0001417	HP	X-linked inheritance	4511	1067	HP:0010985	3.307071358354571	Caudate	Female
query_1	True	0.0009893632887727	257	39	12	0.307692307692308	0.0466926070038911	HP:0010985	HP	Gonosomal inheritance	4511	7444	HP:0000005	3.0046442085657685	Caudate	Female
query_1	True	0.0014894165391661	120	82	8	0.0975609756097561	0.0666666666666667	REAC:R-HSA-5619507	REAC	Activation of HOX genes during differentiation	10622	78	REAC:R-HSA-1266738	2.826983827860253	Caudate	Female
query_1	True	0.0014894165391661	120	82	8	0.0975609756097561	0.0666666666666667	REAC:R-HSA-5617472	REAC	Activation of anterior HOX genes in hindbrain development during early embryogenesis	10622	93	REAC:R-HSA-5619507	2.826983827860253	Caudate	Female
query_1	True	0.0030053322603389	94	82	7	0.0853658536585366	0.074468085106383	REAC:R-HSA-3214815	REAC	HDACs deacetylate histones	10622	995	REAC:R-HSA-3247509	2.5221075067378385	Caudate	Female
query_1	True	0.0033654293869883	63	82	6	0.0731707317073171	0.0952380952380952	REAC:R-HSA-73728	REAC	RNA Polymerase I Promoter Opening	10622	1732	REAC:R-HSA-73854	2.472959517323267	Caudate	Female
query_1	True	0.0040413219419858	65	82	6	0.0731707317073171	0.0923076923076923	REAC:R-HSA-5334118	REAC	DNA methylation	10622	415	REAC:R-HSA-212165	2.393476551176094	Caudate	Female
query_1	True	0.0048231565927898	67	82	6	0.0731707317073171	0.0895522388059701	REAC:R-HSA-5625886	REAC	Activated PKN1 stimulates transcription of AR (androgen receptor) regulated genes KLK2 and KLK3	10622	62	REAC:R-HSA-5625740	2.3166686376674788	Caudate	Female
query_1	True	0.0048932041349454	132	61	7	0.114754098360656	0.053030303030303	KEGG:05322	KEGG	Systemic lupus erythematosus	8000	460	KEGG:00000	2.310406665942274	Caudate	Female
query_1	True	0.0052575565149822	68	82	6	0.0731707317073171	0.0882352941176471	REAC:R-HSA-427359	REAC	SIRT1 negatively regulates rRNA expression	10622	1945	REAC:R-HSA-5250941	2.279216050260662	Caudate	Female
query_1	True	0.0079299664423364	73	82	6	0.0731707317073171	0.0821917808219178	REAC:R-HSA-2299718	REAC	Condensation of Prophase Chromosomes	10622	362	REAC:R-HSA-68875	2.1007286505057206	Caudate	Female
query_1	True	0.0079299664423364	73	82	6	0.0731707317073171	0.0821917808219178	REAC:R-HSA-212300	REAC	PRC2 methylates histones and DNA	10622	1555	REAC:R-HSA-212165	2.1007286505057206	Caudate	Female
query_1	True	0.0079729820615671	109	82	7	0.0853658536585366	0.0642201834862385	REAC:R-HSA-977225	REAC	Amyloid fiber formation	10622	136	REAC:R-HSA-392499	2.0983792130258183	Caudate	Female
query_1	True	0.0099984182432634	76	82	6	0.0731707317073171	0.0789473684210526	REAC:R-HSA-427389	REAC	ERCC6 (CSB) and EHMT2 (G9a) positively regulate rRNA expression	10622	761	REAC:R-HSA-5250913	2.00006870025574	Caudate	Female
query_1	True	0.0100813618426381	113	82	7	0.0853658536585366	0.0619469026548673	REAC:R-HSA-9610379	REAC	HCMV Late Events	10622	993	REAC:R-HSA-9609646	1.9964807971768321	Caudate	Female
query_1	True	0.0126296805502811	117	82	7	0.0853658536585366	0.0598290598290598	REAC:R-HSA-1500620	REAC	Meiosis	10622	1286	REAC:R-HSA-1474165|REAC:R-HSA-1640170	1.8986076341639648	Caudate	Female
query_1	True	0.0156462481718516	50	82	5	0.0609756097560976	0.1	REAC:R-HSA-3214842	REAC	HDMs demethylate histones	10622	999	REAC:R-HSA-3247509	1.805589785504353	Caudate	Female
query_1	True	0.0167699611097718	179	39	9	0.230769230769231	0.0502793296089386	HP:0001419	HP	X-linked recessive inheritance	4511	1068	HP:0001417	1.7754679445394772	Caudate	Female
query_1	True	0.0174283114683358	123	82	7	0.0853658536585366	0.0569105691056911	REAC:R-HSA-2559580	REAC	Oxidative Stress Induced Senescence	10622	1509	REAC:R-HSA-2559583	1.7587446872162702	Caudate	Female
query_1	True	0.0215890039506031	87	82	6	0.0731707317073171	0.0689655172413793	REAC:R-HSA-912446	REAC	Meiotic recombination	10622	1287	REAC:R-HSA-1500620	1.6657673941982167	Caudate	Female
query_1	True	0.0217009777261453	130	104	7	0.0673076923076923	0.0538461538461539	MIRNA:hsa-miR-4766-5p	MIRNA	hsa-miR-4766-5p	14823	1398	MIRNA:000000	1.6635206988010542	Caudate	Female
query_1	True	0.0243376332832328	212	121	8	0.0661157024793388	0.0377358490566038	GO:0032993	GO:CC	protein-DNA complex	18964	1572	GO:0032991	1.6137216570840727	Caudate	Female
query_1	True	0.024540913073085	89	82	6	0.0731707317073171	0.0674157303370787	REAC:R-HSA-9616222	REAC	Transcriptional regulation of granulopoiesis	10622	2337	REAC:R-HSA-1266738	1.6101092828793737	Caudate	Female
query_1	True	0.0261332174241222	90	82	6	0.0731707317073171	0.0666666666666667	REAC:R-HSA-5250924	REAC	B-WICH complex positively regulates rRNA expression	10622	185	REAC:R-HSA-5250913	1.5828071182664394	Caudate	Female
query_1	True	0.0278070206082557	91	82	6	0.0731707317073171	0.0659340659340659	REAC:R-HSA-73772	REAC	RNA Polymerase I Promoter Escape	10622	1731	REAC:R-HSA-73854	1.5558455412584924	Caudate	Female
query_1	True	0.0278070206082557	91	82	6	0.0731707317073171	0.0659340659340659	REAC:R-HSA-201722	REAC	Formation of the beta-catenin:TCF transactivating complex	10622	884	REAC:R-HSA-201681	1.5558455412584924	Caudate	Female
query_1	True	0.0314113253684737	93	82	6	0.0731707317073171	0.0645161290322581	REAC:R-HSA-1912408	REAC	Pre-NOTCH Transcription and Translation	10622	1638	REAC:R-HSA-1912422	1.5029137386071936	Caudate	Female
query_1	True	0.0315392968843974	135	82	7	0.0853658536585366	0.0518518518518519	REAC:R-HSA-9609690	REAC	HCMV Early Events	10622	991	REAC:R-HSA-9609646	1.5011479927645688	Caudate	Female
query_1	True	0.0333480976258465	94	82	6	0.0731707317073171	0.0638297872340426	REAC:R-HSA-5625740	REAC	RHO GTPases activate PKNs	10622	1706	REAC:R-HSA-195258	1.4769289357852837	Caudate	Female
query_1	True	0.039735952126914	97	82	6	0.0731707317073171	0.0618556701030928	REAC:R-HSA-8936459	REAC	RUNX1 regulates genes involved in megakaryocyte differentiation and platelet function	10622	1768	REAC:R-HSA-8878171	1.400816376241885	Caudate	Female
query_1	True	0.0414868080023046	141	82	7	0.0853658536585366	0.049645390070922	REAC:R-HSA-3214847	REAC	HATs acetylate histones	10622	990	REAC:R-HSA-3247509	1.3820899785312035	Caudate	Female
query_1	True	0.0424254039427787	187	61	7	0.114754098360656	0.0374331550802139	KEGG:05034	KEGG	Alcoholism	8000	400	KEGG:00000	1.3723740139652745	Caudate	Female
query_1	True	0.0452212114398682	189	61	7	0.114754098360656	0.037037037037037	KEGG:04613	KEGG	Neutrophil extracellular trap formation	8000	303	KEGG:00000	1.3446578074350937	Caudate	Female
query_1	True	0.0453203469921012	143	82	7	0.0853658536585366	0.048951048951049	REAC:R-HSA-1474165	REAC	Reproduction	10622	1884	REAC:0000000	1.3437067736502575	Caudate	Female
query_1	True	0.0498583281391223	195	82	8	0.0975609756097561	0.041025641025641	REAC:R-HSA-2559583	REAC	Cellular Senescence	10622	310	REAC:R-HSA-2262752	1.3022622884501174	Caudate	Female
query_1	True	0.0010942764449252	52	43	5	0.116279069767442	0.0961538461538462	WP:WP4222	WP	Phosphodiesterases in neuronal function	7562	198	WP:000000	2.9608729491733246	Caudate	Male
query_1	True	0.0013542348891858	16	121	4	0.0330578512396694	0.25	GO:0004115	GO:MF	3',5'-cyclic-AMP phosphodiesterase activity	18679	767	GO:0004114	2.8683060016553523	Caudate	Male
query_1	True	0.0046655506627438	15	122	4	0.0327868852459016	0.266666666666667	GO:0009214	GO:BP	cyclic nucleotide catabolic process	18123	3825	GO:0009166|GO:0009187	2.3310970902503096	Caudate	Male
query_1	True	0.0054774551685781	21	77	4	0.051948051948052	0.19047619047619	REAC:R-HSA-392154	REAC	Nitric oxide stimulates guanylate cyclase	10622	1462	REAC:R-HSA-418346	2.261421168330256	Caudate	Male
query_1	True	0.0064959507345852	17	34	4	0.117647058823529	0.235294117647059	HP:0001450	HP	Y-linked inheritance	4511	1089	HP:0010985	2.187357277452061	Caudate	Male
query_1	True	0.0105804095939304	26	121	4	0.0330578512396694	0.153846153846154	GO:0004114	GO:MF	3',5'-cyclic-nucleotide phosphodiesterase activity	18679	766	GO:0004112	1.9754975193574893	Caudate	Male
query_1	True	0.0130901191211552	91	121	6	0.0495867768595041	0.0659340659340659	GO:0008081	GO:MF	phosphoric diester hydrolase activity	18679	1955	GO:0042578	1.883056401315937	Caudate	Male
query_1	True	0.0143462173073796	28	121	4	0.0330578512396694	0.142857142857143	GO:0004112	GO:MF	cyclic-nucleotide phosphodiesterase activity	18679	764	GO:0008081	1.843262595034036	Caudate	Male
query_1	True	0.0145533376767213	41	122	5	0.040983606557377	0.121951219512195	GO:0009187	GO:BP	cyclic nucleotide metabolic process	18123	3798	GO:0009117	1.8370373937329956	Caudate	Male
query_1	True	0.0161260649833017	48	43	4	0.0930232558139535	0.0833333333333333	WP:WP4008	WP	NO/cGMP/PKG mediated Neuroprotection	7562	14	WP:000000	1.7924715944540366	Caudate	Male
query_1	True	0.0232220785177422	45	122	5	0.040983606557377	0.111111111111111	GO:0043267	GO:BP	negative regulation of potassium ion transport	18123	12250	GO:0006813|GO:0043266|GO:0043271	1.634098910851248	Caudate	Male
query_1	True	0.0268794911757324	3	78	2	0.0256410256410256	0.666666666666667	HPA:0200273	HPA	eye; hyaloid membrane[High]	10877	246	HPA:0200272	1.5705789566622308	Caudate	Male
query_1	True	0.0492373852154914	10	34	3	0.0882352941176471	0.3	HP:0012769	HP	Abnormal arm span	4511	9197	HP:0002817	1.3077050186293477	Caudate	Male
query_1	True	0.0495522531220916	3	126	2	0.0158730158730159	0.666666666666667	GO:0005594	GO:CC	collagen type IX trimer	18964	258	GO:0005593	1.3049365935249286	Caudate	Male
query_1	True	1.79104967266015e-05	14041	441	363	0.82312925170068	0.0258528594829428	TF:M09894_1	TF	Factor: E2F-4; motif: SNGGGCGGGAANN; match class: 1	19917	1443	TF:M09894	4.746892369336308	DLPFC	All
query_1	True	2.24311192886079e-05	14592	441	373	0.845804988662131	0.025561951754386	TF:M11529_1	TF	Factor: E2F-2; motif: GCGCGCGCNCS; match class: 1	19917	1403	TF:M11529	4.649149055051097	DLPFC	All
query_1	True	6.71557105853662e-05	15001	441	379	0.859410430839002	0.025264982334511	TF:M10438_1	TF	Factor: ZF5; motif: GGSGCGCGS; match class: 1	19917	8795	TF:M10438	4.172917051196854	DLPFC	All
query_1	True	0.0001244291708914	16407	441	403	0.913832199546485	0.0245626866581337	TF:M11529	TF	Factor: E2F-2; motif: GCGCGCGCNCS	19917	1402	TF:M00000	3.9050777926995903	DLPFC	All
query_1	True	0.0001452207970066	13379	441	347	0.786848072562358	0.0259361686224681	TF:M11531	TF	Factor: E2F-2; motif: GCGCGCGCGYW	19917	1406	TF:M00000	3.837971184059896	DLPFC	All
query_1	True	0.0001767489495405	15130	441	380	0.861678004535147	0.0251156642432254	TF:M08526_1	TF	Factor: E2F-3:HES-7; motif: NNNSGCGCSNNNNNCRCGYGNN; match class: 1	19917	1417	TF:M08526	3.752643158634995	DLPFC	All
query_1	True	0.0004394609277087	16380	441	401	0.909297052154195	0.0244810744810745	TF:M09636	TF	Factor: MAZ; motif: GGGMGGGGSSGGGGGGGGGGGG	19917	4782	TF:M00000	3.3570797318184975	DLPFC	All
query_1	True	0.000736774729849	16245	441	398	0.90249433106576	0.0244998461064943	TF:M00716	TF	Factor: ZF5; motif: GSGCGCGR	19917	8790	TF:M00000	3.1326652781360456	DLPFC	All
query_1	True	0.0007713981498761	15410	441	383	0.868480725623583	0.0248539909149903	TF:M08525_1	TF	Factor: E2F-1:HES-7; motif: GGCRCGTGSYNNWNGGCGCSM; match class: 1	19917	1369	TF:M08525	3.112721407082064	DLPFC	All
query_1	True	0.0011756252589174	12512	441	326	0.739229024943311	0.0260549872122762	TF:M00333_1	TF	Factor: ZF5; motif: NRNGNGCGCGCWN; match class: 1	19917	8801	TF:M00333	2.929731091457371	DLPFC	All
query_1	True	0.0012701774003669	14230	441	360	0.816326530612245	0.0252986647926915	TF:M00716_1	TF	Factor: ZF5; motif: GSGCGCGR; match class: 1	19917	8791	TF:M00716	2.896135618713354	DLPFC	All
query_1	True	0.001485234013432	7	180	4	0.0222222222222222	0.571428571428571	WP:WP3963	WP	Mevalonate pathway	7562	581	WP:000000	2.8282051135283717	DLPFC	All
query_1	True	0.001870951936276	16373	441	399	0.904761904761905	0.0243693886276186	TF:M10438	TF	Factor: ZF5; motif: GGSGCGCGS	19917	8794	TF:M00000	2.7279373691425497	DLPFC	All
query_1	True	0.0024053022065305	12431	441	323	0.732426303854875	0.0259834285254605	TF:M11531_1	TF	Factor: E2F-2; motif: GCGCGCGCGYW; match class: 1	19917	1407	TF:M11531	2.6188303503158403	DLPFC	All
query_1	True	0.0027237551811753	16345	441	398	0.90249433106576	0.0243499541144081	TF:M09894	TF	Factor: E2F-4; motif: SNGGGCGGGAANN	19917	1442	TF:M00000	2.5648319306222542	DLPFC	All
query_1	True	0.0037313369476173	582	230	30	0.130434782608696	0.0515463917525773	REAC:R-HSA-2262752	REAC	Cellular responses to stress	10622	317	REAC:R-HSA-8953897	2.428135531478193	DLPFC	All
query_1	True	0.0052829122039241	14202	441	357	0.80952380952381	0.0251373046049852	TF:M09636_1	TF	Factor: MAZ; motif: GGGMGGGGSSGGGGGGGGGGGG; match class: 1	19917	4783	TF:M09636	2.277126606740304	DLPFC	All
query_1	True	0.0058359910146537	9328	441	255	0.578231292517007	0.0273370497427101	TF:M10432	TF	Factor: MAZ; motif: GGGMGGGGS	19917	4786	TF:M00000	2.233885385436797	DLPFC	All
query_1	True	0.0059333270186081	596	230	30	0.130434782608696	0.0503355704697987	REAC:R-HSA-8953897	REAC	Cellular responses to external stimuli	10622	316	REAC:0000000	2.226701714621743	DLPFC	All
query_1	True	0.0059760906550024	10336	441	277	0.6281179138322	0.0267995356037152	TF:M01104	TF	Factor: MOVO-B; motif: GNGGGGG	19917	5006	TF:M00000	2.2235828230620225	DLPFC	All
query_1	True	0.0078516251038429	8550	441	237	0.537414965986395	0.027719298245614	TF:M10071	TF	Factor: Sp1; motif: NGGGGGCGGGGCCNGGGGGGGG	19917	7496	TF:M00000	2.1050404450907876	DLPFC	All
query_1	True	0.0079202417882917	8285	441	231	0.523809523809524	0.027881713940857	TF:M10530	TF	Factor: sp4; motif: NNNGCYCCGCCCCCY	19917	7552	TF:M00000	2.1012615601127753	DLPFC	All
query_1	True	0.0088708239383943	17131	441	410	0.929705215419501	0.0239332204774969	TF:M11018	TF	Factor: IRX-1; motif: NACRYNNNNNNNNRYGNN	19917	4194	TF:M00000	2.0520360402269526	DLPFC	All
query_1	True	0.0097591542625176	257	107	19	0.177570093457944	0.0739299610894942	HP:0010985	HP	Gonosomal inheritance	4511	7444	HP:0000005	2.0105878170706575	DLPFC	All
query_1	True	0.0105185129949667	15413	441	379	0.859410430839002	0.0245896321287225	TF:M04826_1	TF	Factor: p300; motif: ACNTCCG; match class: 1	19917	1851	TF:M04826	1.9780456521715095	DLPFC	All
query_1	True	0.0121427951722739	19	406	5	0.0123152709359606	0.263157894736842	GO:0043186	GO:CC	P granule	18964	2109	GO:0036464|GO:0060293	1.915681330710048	DLPFC	All
query_1	True	0.0121427951722739	19	406	5	0.0123152709359606	0.263157894736842	GO:0060293	GO:CC	germ plasm	18964	2601	GO:0045495	1.915681330710048	DLPFC	All
query_1	True	0.0127397737357702	16079	441	391	0.886621315192744	0.0243174326761615	TF:M11018_1	TF	Factor: IRX-1; motif: NACRYNNNNNNNNRYGNN; match class: 1	19917	4195	TF:M11018	1.894838285201537	DLPFC	All
query_1	True	0.0145108075895419	6864	441	197	0.44671201814059	0.0287004662004662	TF:M12151	TF	Factor: Sp1; motif: NWRGCCMCGCCCMCN	19917	7500	TF:M00000	1.8383084165132195	DLPFC	All
query_1	True	0.0159069449751922	20	406	5	0.0123152709359606	0.25	GO:0045495	GO:CC	pole plasm	18964	2498	GO:0005737	1.7984132212218058	DLPFC	All
query_1	True	0.0159799960127523	14305	441	357	0.80952380952381	0.0249563089828731	TF:M00986	TF	Factor: Churchill; motif: CGGGNN	19917	794	TF:M00000	1.7964233333849742	DLPFC	All
query_1	True	0.0211621990507803	9820	441	263	0.596371882086168	0.0267820773930754	TF:M02036	TF	Factor: WT1; motif: CGCCCCCNCN	19917	8582	TF:M00000	1.6744392049734889	DLPFC	All
query_1	True	0.0224248158795986	11168	441	292	0.662131519274376	0.0261461318051576	TF:M00425	TF	Factor: E2F; motif: TTTCGCGC	19917	1478	TF:M00000	1.6492711140721692	DLPFC	All
query_1	True	0.0228281482355617	15642	441	382	0.866213151927438	0.0244214294847206	TF:M11882	TF	Factor: pax-6; motif: NYACGCNYSANYGMNCN	19917	6128	TF:M00000	1.6415293160040394	DLPFC	All
query_1	True	0.0246853928020887	14245	441	355	0.804988662131519	0.0249210249210249	TF:M04710	TF	Factor: CHD2; motif: TCTCGCGAG	19917	796	TF:M00000	1.607559957752842	DLPFC	All
query_1	True	0.0292576309646777	14808	406	347	0.854679802955665	0.0234332793084819	GO:0005622	GO:CC	intracellular anatomical structure	18964	284	GO:0110165	1.533760842278409	DLPFC	All
query_1	True	0.0301140554955515	3956	441	125	0.283446712018141	0.0315975733063701	TF:M08911_1	TF	Factor: CTCF; motif: NCCRSTAGGGGGCGC; match class: 1	19917	1087	TF:M08911	1.5212307535959326	DLPFC	All
query_1	True	0.0420627994031917	14705	441	363	0.82312925170068	0.0246854811288677	TF:M07206	TF	Factor: E2F-1; motif: NGGGCGGGARV	19917	1374	TF:M00000	1.376101827110908	DLPFC	All
query_1	True	0.0422197945377397	10721	441	281	0.63718820861678	0.026210241581942	TF:M07395	TF	Factor: Sp1; motif: NGGGGCGGGGN	19917	7506	TF:M00000	1.3744838845135119	DLPFC	All
query_1	True	0.0424563033490978	10490	441	276	0.625850340136054	0.0263107721639657	TF:M00932	TF	Factor: Sp1; motif: NNGGGGCGGGGNN	19917	7510	TF:M00000	1.3720578223456812	DLPFC	All
query_1	True	0.0453149419754651	17025	441	406	0.920634920634921	0.0238472834067548	TF:M08526	TF	Factor: E2F-3:HES-7; motif: NNNSGCGCSNNNNNCRCGYGNN	19917	1416	TF:M00000	1.3437585717728027	DLPFC	All
query_1	True	0.045869624075598	14560	441	360	0.816326530612245	0.0247252747252747	TF:M08205	TF	Factor: E2F-1:Elk-1; motif: SGCGCSNNAMCGGAAGT	19917	1364	TF:M00000	1.3384748191128923	DLPFC	All
query_1	True	1.33123219283487e-05	16380	207	198	0.956521739130435	0.0120879120879121	TF:M09636	TF	Factor: MAZ; motif: GGGMGGGGSSGGGGGGGGGGGG	19917	4782	TF:M00000	4.875746188498147	DLPFC	Female
query_1	True	0.0009176809109232	420	200	17	0.085	0.0404761904761905	GO:0005925	GO:CC	focal adhesion	18964	550	GO:0030055	3.037308302148708	DLPFC	Female
query_1	True	0.0010484477227126	838	200	25	0.125	0.0298329355608592	GO:0070161	GO:CC	anchoring junction	18964	2765	GO:0030054	2.9794532192791903	DLPFC	Female
query_1	True	0.0011457033144051	427	200	17	0.085	0.0398126463700234	GO:0030055	GO:CC	cell-substrate junction	18964	1027	GO:0070161	2.9409278305347026	DLPFC	Female
query_1	True	0.0014460886923644	10500	207	144	0.695652173913044	0.0137142857142857	TF:M00695	TF	Factor: ETF; motif: GVGGMGG	19917	2068	TF:M00000	2.839805069819359	DLPFC	Female
query_1	True	0.0018793469513901	15001	207	184	0.888888888888889	0.0122658489434038	TF:M10438_1	TF	Factor: ZF5; motif: GGSGCGCGS; match class: 1	19917	8795	TF:M10438	2.725993036203511	DLPFC	Female
query_1	True	0.0020891477827376	14041	207	176	0.85024154589372	0.0125347197493056	TF:M09894_1	TF	Factor: E2F-4; motif: SNGGGCGGGAANN; match class: 1	19917	1443	TF:M09894	2.6800308376849036	DLPFC	Female
query_1	True	0.002655764033049	241	68	15	0.220588235294118	0.0622406639004149	HP:0001417	HP	X-linked inheritance	4511	1067	HP:0010985	2.5758105150334165	DLPFC	Female
query_1	True	0.0035847315556499	14592	207	180	0.869565217391304	0.0123355263157895	TF:M11529_1	TF	Factor: E2F-2; motif: GCGCGCGCNCS; match class: 1	19917	1403	TF:M11529	2.4455433611300887	DLPFC	Female
query_1	True	0.0059571753291292	257	68	15	0.220588235294118	0.0583657587548638	HP:0010985	HP	Gonosomal inheritance	4511	7444	HP:0000005	2.224959617736846	DLPFC	Female
query_1	True	0.006814626892041	14202	207	176	0.85024154589372	0.0123926207576398	TF:M09636_1	TF	Factor: MAZ; motif: GGGMGGGGSSGGGGGGGGGGGG; match class: 1	19917	4783	TF:M09636	2.166557917256096	DLPFC	Female
query_1	True	0.0090746560635169	3956	207	69	0.333333333333333	0.0174418604651163	TF:M08911_1	TF	Factor: CTCF; motif: NCCRSTAGGGGGCGC; match class: 1	19917	1087	TF:M08911	2.0421698260766776	DLPFC	Female
query_1	True	0.0098033897114149	14027	200	172	0.86	0.0122620660155415	GO:0043226	GO:CC	organelle	18964	2127	GO:0110165	2.0086237326315675	DLPFC	Female
query_1	True	0.0113720574896034	8535	207	121	0.584541062801932	0.0141769185705917	TF:M01199	TF	Factor: RNF96; motif: BCCCGCRGCC	19917	6970	TF:M00000	1.9441609534703033	DLPFC	Female
query_1	True	0.0126866894245606	9222	207	128	0.618357487922705	0.0138798525265669	TF:M01783	TF	Factor: SP2; motif: GGGCGGGAC	19917	7516	TF:M00000	1.8966516917130467	DLPFC	Female
query_1	True	0.013282320015407	13379	207	168	0.811594202898551	0.0125569923013678	TF:M11531	TF	Factor: E2F-2; motif: GCGCGCGCGYW	19917	1406	TF:M00000	1.8767260603679838	DLPFC	Female
query_1	True	0.0195737600456127	13117	200	163	0.815	0.0124266219409926	GO:0043229	GO:CC	intracellular organelle	18964	2130	GO:0005622|GO:0043226	1.7083257399931053	DLPFC	Female
query_1	True	0.0201195702904425	12046	200	153	0.765	0.0127013116387182	GO:0043231	GO:CC	intracellular membrane-bounded organelle	18964	2132	GO:0043227|GO:0043229	1.696381299087409	DLPFC	Female
query_1	True	0.020845877229087	5077	139	87	0.62589928057554	0.0171361039984243	HPA:0301171	HPA	lung; alveolar cells[≥Low]	10877	356	HPA:0300000	1.6809798243210519	DLPFC	Female
query_1	True	0.0254099821345837	16373	207	192	0.927536231884058	0.0117266230990045	TF:M10438	TF	Factor: ZF5; motif: GGSGCGCGS	19917	8794	TF:M00000	1.5949956402961258	DLPFC	Female
query_1	True	0.0316953733834509	14305	207	175	0.845410628019324	0.012233484795526	TF:M00986	TF	Factor: Churchill; motif: CGGGNN	19917	794	TF:M00000	1.499004127709099	DLPFC	Female
query_1	True	0.0416393035579711	14230	207	174	0.840579710144928	0.0122276879831342	TF:M00716_1	TF	Factor: ZF5; motif: GSGCGCGR; match class: 1	19917	8791	TF:M00716	1.380496542933344	DLPFC	Female
query_1	True	0.0419220154322369	2	200	2	0.01	1.0	GO:0002095	GO:CC	caveolar macromolecular signaling complex	18964	200	GO:0005901|GO:0098797	1.3775578464904876	DLPFC	Female
query_1	True	0.0423576872865399	72	200	6	0.03	0.0833333333333333	GO:0030669	GO:CC	clathrin-coated endocytic vesicle membrane	18964	1127	GO:0030665|GO:0030666|GO:0045334	1.3730677602291734	DLPFC	Female
query_1	True	0.0446868207926838	8550	207	119	0.57487922705314	0.0139181286549708	TF:M10071	TF	Factor: Sp1; motif: NGGGGGCGGGGCCNGGGGGGGG	19917	7496	TF:M00000	1.3498205417663114	DLPFC	Female
query_1	True	3.31397343130484e-05	7	73	4	0.0547945205479452	0.571428571428571	WP:WP3963	WP	Mevalonate pathway	7562	581	WP:000000	4.479650977716306	DLPFC	Male
query_1	True	0.0047784644479079	22	79	4	0.0506329113924051	0.181818181818182	KEGG:00900	KEGG	Terpenoid backbone biosynthesis	8000	131	KEGG:00000	2.320711640822925	DLPFC	Male
query_1	True	0.0056499689349968	54	104	6	0.0576923076923077	0.111111111111111	REAC:R-HSA-5620924	REAC	Intraflagellar transport	10622	1163	REAC:R-HSA-5617833	2.2479539400383595	DLPFC	Male
query_1	True	0.0183025210207798	19	206	4	0.0194174757281553	0.210526315789474	GO:0043186	GO:CC	P granule	18964	2109	GO:0036464|GO:0060293	1.737489085679098	DLPFC	Male
query_1	True	0.0183025210207798	19	206	4	0.0194174757281553	0.210526315789474	GO:0060293	GO:CC	germ plasm	18964	2601	GO:0045495	1.737489085679098	DLPFC	Male
query_1	True	0.0226840905827825	20	206	4	0.0194174757281553	0.2	GO:0045495	GO:CC	pole plasm	18964	2498	GO:0005737	1.6442786271449858	DLPFC	Male
query_1	True	0.0333016716035865	24	104	4	0.0384615384615385	0.166666666666667	REAC:R-HSA-191273	REAC	Cholesterol biosynthesis	10622	325	REAC:R-HSA-8957322	1.4775339661935911	DLPFC	Male
query_1	True	0.0437479800815867	15	73	3	0.0410958904109589	0.2	WP:WP197	WP	Cholesterol Biosynthesis Pathway	7562	652	WP:000000	1.3590419942913203	DLPFC	Male
query_1	True	3.3160551042538196e-11	257	16	13	0.8125	0.0505836575875486	HP:0010985	HP	Gonosomal inheritance	4511	7444	HP:0000005	10.479378261211474	Hippocampus	All
query_1	True	3.50243809642363e-05	241	16	9	0.5625	0.037344398340249	HP:0001417	HP	X-linked inheritance	4511	1067	HP:0010985	4.455629531879221	Hippocampus	All
query_1	True	0.0003396003321305	17	16	4	0.25	0.235294117647059	HP:0001450	HP	Y-linked inheritance	4511	1089	HP:0010985	3.4690318936861155	Hippocampus	All
query_1	True	0.0005879356520764	30	51	4	0.0784313725490196	0.133333333333333	GO:0140457	GO:MF	protein demethylase activity	18679	11873	GO:0032451|GO:0140096	3.230670203647312	Hippocampus	All
query_1	True	0.0005879356520764	30	51	4	0.0784313725490196	0.133333333333333	GO:0032452	GO:MF	histone demethylase activity	18679	5392	GO:0140457	3.230670203647312	Hippocampus	All
query_1	True	0.0016179143800022	179	16	7	0.4375	0.0391061452513967	HP:0001419	HP	X-linked recessive inheritance	4511	1068	HP:0001417	2.791044464971252	Hippocampus	All
query_1	True	0.0019215716161832	40	51	4	0.0784313725490196	0.1	GO:0032451	GO:MF	demethylase activity	18679	5391	GO:0003824	2.7163434249214213	Hippocampus	All
query_1	True	0.002614417518329	203	49	7	0.142857142857143	0.0344827586206897	GO:0006413	GO:BP	translational initiation	18123	2416	GO:0006412|GO:0044237	2.5826250550772505	Hippocampus	All
query_1	True	0.0027702193833719	11217	54	47	0.87037037037037	0.0041900686458054	TF:M01660	TF	Factor: GABP-alpha; motif: CTTCCK	19917	2754	TF:M00000	2.557485836273068	Hippocampus	All
query_1	True	0.0027889887460258	30	49	4	0.0816326530612245	0.133333333333333	GO:0070076	GO:BP	histone lysine demethylation	18123	18678	GO:0016577	2.554553238171654	Hippocampus	All
query_1	True	0.0036451120027313	32	49	4	0.0816326530612245	0.125	GO:0016577	GO:BP	histone demethylation	18123	5874	GO:0006482|GO:0016570	2.43828912264893	Hippocampus	All
query_1	True	0.0037283908225588	74	49	5	0.102040816326531	0.0675675675675676	GO:0070988	GO:BP	demethylation	18123	19239	GO:0008152	2.42847856971279	Hippocampus	All
query_1	True	0.0043969422326908	11838	54	48	0.888888888888889	0.0040547389761784	TF:M11435	TF	Factor: Elk-1; motif: NNCCGGAAGTN	19917	1764	TF:M00000	2.356849240131584	Hippocampus	All
query_1	True	0.0045778479737134	4252	51	26	0.509803921568627	0.0061147695202257	GO:0003676	GO:MF	nucleic acid binding	18679	399	GO:0097159|GO:1901363	2.3393386339580386	Hippocampus	All
query_1	True	0.004632804591821	50	32	4	0.125	0.08	REAC:R-HSA-3214842	REAC	HDMs demethylate histones	10622	999	REAC:R-HSA-3247509	2.3341560176219254	Hippocampus	All
query_1	True	0.0046822958729609	34	49	4	0.0816326530612245	0.117647058823529	GO:0006482	GO:BP	protein demethylation	18123	2472	GO:0008214|GO:0070988	2.329541146825989	Hippocampus	All
query_1	True	0.0046822958729609	34	49	4	0.0816326530612245	0.117647058823529	GO:0008214	GO:BP	protein dealkylation	18123	3568	GO:0006464	2.329541146825989	Hippocampus	All
query_1	True	0.0054230676307335	52	32	4	0.125	0.0769230769230769	REAC:R-HSA-72695	REAC	Formation of the ternary complex, and subsequently, the 43S complex	10622	886	REAC:R-HSA-72737	2.2657549794717515	Hippocampus	All
query_1	True	0.0086034690495739	58	51	4	0.0784313725490196	0.0689655172413793	GO:0003743	GO:MF	translation initiation factor activity	18679	450	GO:0008135	2.0653263993021596	Hippocampus	All
query_1	True	0.0089832155625308	59	32	4	0.125	0.0677966101694915	REAC:R-HSA-72649	REAC	Translation initiation complex formation	10622	2344	REAC:R-HSA-72662	2.0465681788011656	Hippocampus	All
query_1	True	0.0089832155625308	59	32	4	0.125	0.0677966101694915	REAC:R-HSA-72702	REAC	Ribosomal scanning and start codon recognition	10622	1919	REAC:R-HSA-72737	2.0465681788011656	Hippocampus	All
query_1	True	0.0096045816249675	60	32	4	0.125	0.0666666666666667	REAC:R-HSA-72662	REAC	Activation of the mRNA upon binding of the cap-binding complex and eIFs, and subsequent binding to 43S	10622	99	REAC:R-HSA-72737	2.0175215482333444	Hippocampus	All
query_1	True	0.0107775888731201	4	50	2	0.04	0.5	GO:0098983	GO:CC	symmetric, GABA-ergic, inhibitory synapse	18964	3703	GO:0032280|GO:0060077|GO:0098982	1.9674783872217885	Hippocampus	All
query_1	True	0.0114727085590252	8290	54	39	0.722222222222222	0.0047044632086851	TF:M11434	TF	Factor: Elk-1; motif: NRSCGGAAGNN	19917	1762	TF:M00000	1.9403340386487302	Hippocampus	All
query_1	True	0.0143375468751475	7621	54	37	0.685185185185185	0.0048550059047369	TF:M01078	TF	Factor: c-Ets-1; motif: NNNRCCGGAWRYNNNN	19917	776	TF:M00000	1.8435251492068316	Hippocampus	All
query_1	True	0.017932345031793	5	50	2	0.04	0.4	GO:0005850	GO:CC	eukaryotic translation initiation factor 2 complex	18964	487	GO:0005737|GO:0032991	1.7463629135736891	Hippocampus	All
query_1	True	0.0180406447014651	7686	54	37	0.685185185185185	0.0048139474368982	TF:M02063	TF	Factor: c-ets-1; motif: ACCGGAWGTN	19917	778	TF:M00000	1.7437479465454166	Hippocampus	All
query_1	True	0.0200461308263673	4	51	2	0.0392156862745098	0.5	GO:0034647	GO:MF	histone demethylase activity (H3-trimethyl-K4 specific)	18679	6049	GO:0032453	1.6979694396479845	Hippocampus	All
query_1	True	0.025091974463088	76	51	4	0.0784313725490196	0.0526315789473684	GO:0003724	GO:MF	RNA helicase activity	18679	439	GO:0004386|GO:0140098	1.600465163129985	Hippocampus	All
query_1	True	0.0268531474024787	6	50	2	0.04	0.333333333333333	GO:0098985	GO:CC	asymmetric, glutamatergic, excitatory synapse	18964	3705	GO:0032279|GO:0060076|GO:0098978	1.571004804213217	Hippocampus	All
query_1	True	0.0283268986242107	154	51	5	0.0980392156862745	0.0324675324675325	GO:0045182	GO:MF	translation regulator activity	18679	7162	GO:0003674	1.5478009716893149	Hippocampus	All
query_1	True	0.0333518034242685	5	51	2	0.0392156862745098	0.4	GO:0071558	GO:MF	histone demethylase activity (H3-K27 specific)	18679	10008	GO:0032452	1.4768806776085237	Hippocampus	All
query_1	True	0.0382508308295523	53	21	3	0.142857142857143	0.0566037735849057	WP:WP107	WP	Translation Factors	7562	8	WP:000000	1.417359127287585	Hippocampus	All
query_1	True	1.60090145956577e-07	241	11	9	0.818181818181818	0.037344398340249	HP:0001417	HP	X-linked inheritance	4511	1067	HP:0010985	6.7956353994260486	Hippocampus	Female
query_1	True	2.86302790386857e-07	257	11	9	0.818181818181818	0.0350194552529183	HP:0010985	HP	Gonosomal inheritance	4511	7444	HP:0000005	6.543174419202611	Hippocampus	Female
query_1	True	4.14706317066057e-05	179	11	7	0.636363636363636	0.0391061452513967	HP:0001419	HP	X-linked recessive inheritance	4511	1068	HP:0001417	4.382259349140359	Hippocampus	Female
query_1	True	0.0015217037685309	11217	30	29	0.966666666666667	0.0025853615048587	TF:M01660	TF	Factor: GABP-alpha; motif: CTTCCK	19917	2754	TF:M00000	2.8176698838426835	Hippocampus	Female
query_1	True	0.0055323883269062	5	30	2	0.0666666666666667	0.4	GO:0005850	GO:CC	eukaryotic translation initiation factor 2 complex	18964	487	GO:0005737|GO:0032991	2.257087343690428	Hippocampus	Female
query_1	True	0.0096961253322784	61	11	4	0.363636363636364	0.0655737704918033	HP:0001423	HP	X-linked dominant inheritance	4511	1070	HP:0001417	2.0134017794437624	Hippocampus	Female
query_1	True	0.0104859072075896	1806	30	12	0.4	0.0066445182724252	TF:M11489_1	TF	Factor: LBP-1; motif: AACYRGTTNNAACYRGTT; match class: 1	19917	4421	TF:M11489	1.979393989785571	Hippocampus	Female
query_1	True	0.0111605376364945	99	26	4	0.153846153846154	0.0404040404040404	MIRNA:hsa-miR-6732-5p	MIRNA	hsa-miR-6732-5p	14823	2067	MIRNA:000000	1.9523148836297373	Hippocampus	Female
query_1	True	0.015198309596144	5361	30	19	0.633333333333333	0.0035441149039358	GO:0005829	GO:CC	cytosol	18964	470	GO:0005737|GO:0110165	1.8182047129691505	Hippocampus	Female
query_1	True	0.0225092913079789	4252	30	17	0.566666666666667	0.0039981185324553	GO:0003676	GO:MF	nucleic acid binding	18679	399	GO:0097159|GO:1901363	1.6476381782948704	Hippocampus	Female
query_1	True	0.0267514959563376	203	28	5	0.178571428571429	0.0246305418719212	GO:0006413	GO:BP	translational initiation	18123	2416	GO:0006412|GO:0044237	1.5726519270103458	Hippocampus	Female
query_1	True	0.0270052124357234	44	26	3	0.115384615384615	0.0681818181818182	MIRNA:hsa-miR-4278	MIRNA	hsa-miR-4278	14823	956	MIRNA:000000	1.5685524020043558	Hippocampus	Female
query_1	True	0.0275699276253736	4	28	2	0.0714285714285714	0.5	GO:0045903	GO:BP	positive regulation of translational fidelity	18123	13657	GO:0006450|GO:0045727	1.5595643739719243	Hippocampus	Female
query_1	True	0.028981398976015	1993	30	12	0.4	0.0060210737581535	TF:M11489	TF	Factor: LBP-1; motif: AACYRGTTNNAACYRGTT	19917	4420	TF:M00000	1.5378806543065526	Hippocampus	Female
query_1	True	0.0378822822151848	154	30	4	0.133333333333333	0.025974025974026	GO:0045182	GO:MF	translation regulator activity	18679	7162	GO:0003674	1.4215638648428748	Hippocampus	Female
query_1	True	0.0386380222504726	5760	30	20	0.666666666666667	0.0034722222222222	TF:M11419	TF	Factor: ER81; motif: NNCCGGAWGYN	19917	1868	TF:M00000	1.4129851117515937	Hippocampus	Female
query_1	True	0.0390351495600731	8290	30	24	0.8	0.0028950542822677	TF:M11434	TF	Factor: Elk-1; motif: NRSCGGAAGNN	19917	1762	TF:M00000	1.4085441523313154	Hippocampus	Female
query_1	True	0.0396874262171249	50	26	3	0.115384615384615	0.06	MIRNA:hsa-miR-550b-3p	MIRNA	hsa-miR-550b-3p	14823	1742	MIRNA:000000	1.4013470647598623	Hippocampus	Female
query_1	True	0.0399543966040031	58	30	3	0.1	0.0517241379310345	GO:0003743	GO:MF	translation initiation factor activity	18679	450	GO:0008135	1.3984354237142718	Hippocampus	Female
query_1	True	0.0448305746428321	1133	19	8	0.421052631578947	0.0070609002647837	HPA:0330223	HPA	oral mucosa; squamous epithelial cells[High]	10877	394	HPA:0330222	1.3484256942680122	Hippocampus	Female
query_1	True	5.38308726090322e-07	17	5	4	0.8	0.235294117647059	HP:0001450	HP	Y-linked inheritance	4511	1089	HP:0010985	6.268968580128285	Hippocampus	Male
query_1	True	0.0384449014535968	257	5	4	0.8	0.0155642023346304	HP:0010985	HP	Gonosomal inheritance	4511	7444	HP:0000005	1.415161247992328	Hippocampus	Male
