## Supplementary material for "Transcriptional and genetic sex differences for schizophrenia across the dorsolateral prefrontal cortex, hippocampus, and caudate nucleus": Data S4: GO_analysis_module_orange.xlsx

### Sheet: Sheet1
GO	NS	enrichment	name	ratio_in_study	ratio_in_pop	p_uncorrected	depth	study_count	p_fdr_bh	study_items
GO:0007026	BP	e	negative regulation of microtubule depolymerization	5/183	27/29107	6.71058e-07	10	5	0.00833186	4131.0, 23332.0, 57159.0, 89795.0, 89927.0
GO:0006813	BP	e	potassium ion transport	6/183	68/29107	4.50632e-06	7	6	0.023673	3738.0, 3739.0, 3752.0, 3756.0, 3775.0, 4905.0
GO:0051260	BP	e	protein homooligomerization	7/183	111/29107	6.77814e-06	7	7	0.023673	3738.0, 3739.0, 3752.0, 10367.0, 57528.0, 170850.0, 386618.0
GO:0034765	BP	e	regulation of ion transmembrane transport	7/183	113/29107	7.6266e-06	6	7	0.023673	3738.0, 3739.0, 3752.0, 3756.0, 55799.0, 56479.0, 170850.0
GO:0071805	BP	e	potassium ion transmembrane transport	7/183	122/29107	1.26148e-05	8	7	0.031325	3738.0, 3739.0, 3752.0, 3756.0, 3775.0, 56479.0, 170850.0
GO:0098978	CC	e	glutamatergic synapse	16/183	332/29107	3.95409e-10	4	16	6.92756e-07	1949.0, 2911.0, 3738.0, 4884.0, 5800.0, 8499.0, 8618.0, 10718.0, 27020.0, 27445.0, 53616.0, 54477.0, 81832.0, 145581.0, 148281.0, 401190.0
GO:0005886	CC	e	plasma membrane	59/183	4500/29107	1.31277e-08	3	59	1.14999e-05	273.0, 762.0, 867.0, 1607.0, 1949.0, 2774.0, 2842.0, 2911.0, 2917.0, 3738.0, 3739.0, 3752.0, 3756.0, 3775.0, 4033.0, 4131.0, 4884.0, 4886.0, 4889.0, 4905.0, 4978.0, 5493.0, 5594.0, 5746.0, 5800.0, 5924.0, 6262.0, 6511.0, 7533.0, 8825.0, 9693.0, 9747.0, 10125.0, 22999.0, 23301.0, 24141.0, 25927.0, 26960.0, 27020.0, 27111.0, 50937.0, 51299.0, 53616.0, 54331.0, 56479.0, 57535.0, 57709.0, 65059.0, 81…
GO:0030424	CC	e	axon	13/183	318/29107	1.25909e-07	5	13	7.35308e-05	1496.0, 2917.0, 3738.0, 3739.0, 4131.0, 5594.0, 5800.0, 8499.0, 10439.0, 27020.0, 27445.0, 53616.0, 130074.0
GO:0099061	CC	e	integral component of postsynaptic density membrane	6/183	48/29107	5.6066e-07	8	6	0.000201232	1949.0, 5800.0, 27020.0, 53616.0, 81832.0, 145581.0
GO:0008076	CC	e	voltage-gated potassium channel complex	7/183	77/29107	5.74293e-07	7	7	0.000201232	3738.0, 3739.0, 3752.0, 3756.0, 3775.0, 56479.0, 170850.0
GO:0030672	CC	e	synaptic vesicle membrane	6/183	74/29107	7.39275e-06	8	6	0.00215868	273.0, 23312.0, 24141.0, 132204.0, 148281.0, 440279.0
GO:0014069	CC	e	postsynaptic density	9/183	247/29107	2.84685e-05	4	9	0.00712525	3752.0, 4131.0, 4905.0, 5071.0, 5594.0, 23362.0, 27445.0, 54477.0, 81832.0
GO:0098982	CC	e	GABA-ergic synapse	5/183	65/29107	5.65953e-05	4	5	0.0123944	3752.0, 5800.0, 27020.0, 27445.0, 145581.0
GO:0048786	CC	e	presynaptic active zone	4/183	39/29107	0.000104705	2	4	0.0202829	2917.0, 8499.0, 22999.0, 440279.0
GO:0098839	CC	e	postsynaptic density membrane	4/183	40/29107	0.00011577	6	4	0.0202829	2911.0, 3756.0, 8825.0, 81832.0
GO:0035363	CC	e	histone locus body	2/183	4/29107	0.00023393	3	2	0.0366274	23379.0, 84524.0
GO:0045202	CC	e	synapse	10/183	403/29107	0.000250872	3	10	0.0366274	4131.0, 4889.0, 6511.0, 8825.0, 9693.0, 10439.0, 27445.0, 51299.0, 56123.0, 85397.0
GO:0005887	CC	e	integral component of plasma membrane	21/183	1403/29107	0.000327014	4	21	0.0440715	1949.0, 2842.0, 2911.0, 2917.0, 3739.0, 3756.0, 3775.0, 4033.0, 4886.0, 4889.0, 5746.0, 5800.0, 6511.0, 9693.0, 10718.0, 50937.0, 56123.0, 56479.0, 57535.0, 81796.0, 127943.0
GO:0005249	MF	e	voltage-gated potassium channel activity	6/183	58/29107	1.75541e-06	9	6	0.00309453	3738.0, 3739.0, 3752.0, 3756.0, 56479.0, 170850.0
GO:0005251	MF	e	delayed rectifier potassium channel activity	5/183	33/29107	1.91343e-06	10	5	0.00309453	3738.0, 3739.0, 3756.0, 56479.0, 170850.0
GO:0044325	MF	e	transmembrane transporter binding	8/183	133/29107	2.10131e-06	3	8	0.00309453	2280.0, 3752.0, 3756.0, 6262.0, 7533.0, 9747.0, 22999.0, 27020.0
GO:0008017	MF	e	microtubule binding	9/183	255/29107	3.65067e-05	5	9	0.0403217	1780.0, 4033.0, 4131.0, 8480.0, 23332.0, 55638.0, 57159.0, 89795.0, 252969.0
