## Supplementary material for "Transcriptional and genetic sex differences for schizophrenia across the dorsolateral prefrontal cortex, hippocampus, and caudate nucleus": Data S4: GO_analysis_module_black.xlsx

### Sheet: Sheet1
GO	NS	enrichment	name	ratio_in_study	ratio_in_pop	p_uncorrected	depth	study_count	p_fdr_bh	study_items
GO:0006635	BP	e	fatty acid beta-oxidation	11/629	42/29107	1.02577e-09	9	11	1.27216e-05	38.0, 225.0, 1374.0, 1376.0, 1666.0, 1962.0, 3030.0, 3032.0, 5828.0, 10449.0, 56898.0
GO:0050680	BP	e	negative regulation of epithelial cell proliferation	11/629	59/29107	4.8084e-08	6	11	0.000298169	567.0, 4163.0, 5080.0, 5764.0, 5828.0, 6657.0, 6662.0, 7042.0, 7049.0, 9104.0, 10247.0
GO:0009410	BP	e	response to xenobiotic stimulus	22/629	281/29107	2.4787e-07	3	22	0.00102469	117.0, 205.0, 387.0, 567.0, 596.0, 836.0, 952.0, 1374.0, 2018.0, 2534.0, 3030.0, 3065.0, 3956.0, 5139.0, 5764.0, 6506.0, 6507.0, 6538.0, 7042.0, 8412.0, 10891.0, 63826.0
GO:0071560	BP	e	cellular response to transforming growth factor beta stimulus	10/629	57/29107	3.58065e-07	6	10	0.00111018	1399.0, 2534.0, 3987.0, 5139.0, 6660.0, 6662.0, 7525.0, 10891.0, 55553.0, 57669.0
GO:0001942	BP	e	hair follicle development	8/629	34/29107	5.0303e-07	4	8	0.00124772	1956.0, 6662.0, 7042.0, 8323.0, 9355.0, 11166.0, 55366.0, 135228.0
GO:0042060	BP	e	wound healing	12/629	94/29107	8.88622e-07	4	12	0.00183678	836.0, 1956.0, 2004.0, 2247.0, 4217.0, 4853.0, 5465.0, 6385.0, 7042.0, 10413.0, 58529.0, 84750.0
GO:0007399	BP	e	nervous system development	22/629	328/29107	3.2814e-06	4	22	0.00581371	324.0, 1910.0, 2247.0, 2256.0, 4045.0, 4693.0, 4853.0, 4983.0, 5454.0, 5764.0, 6925.0, 6935.0, 7101.0, 10461.0, 11341.0, 23509.0, 29767.0, 84747.0, 84750.0, 91851.0, 285382.0, 339479.0
GO:0007165	BP	e	signal transduction	47/629	1075/29107	5.28666e-06	4	47	0.00819565	308.0, 952.0, 1140.0, 1399.0, 1956.0, 2004.0, 2247.0, 2256.0, 2555.0, 2560.0, 2565.0, 2697.0, 3613.0, 3709.0, 4090.0, 4163.0, 4289.0, 4935.0, 4983.0, 5139.0, 5525.0, 5592.0, 6016.0, 6662.0, 6717.0, 7159.0, 8404.0, 8412.0, 8613.0, 8741.0, 8800.0, 8829.0, 9630.0, 11197.0, 26207.0, 53342.0, 55198.0, 55970.0, 80763.0, 84986.0, 85415.0, 94134.0, 143872.0, 158763.0, 221074.0, 252995.0, 260425.0
GO:0022900	BP	e	electron transport chain	9/629	61/29107	6.18378e-06	4	9	0.00852125	128.0, 217.0, 2108.0, 2110.0, 2731.0, 4199.0, 8630.0, 9249.0, 29958.0
GO:0016477	BP	e	cell migration	18/629	245/29107	7.34864e-06	4	18	0.00911379	324.0, 387.0, 1399.0, 1901.0, 2195.0, 2262.0, 5286.0, 6383.0, 6385.0, 7042.0, 7049.0, 10082.0, 10461.0, 22836.0, 22919.0, 55604.0, 57326.0, 57381.0
GO:0045893	BP	e	positive regulation of transcription, DNA-templated	32/629	637/29107	1.16969e-05	10	32	0.0131878	183.0, 952.0, 1956.0, 2247.0, 3065.0, 3398.0, 4090.0, 4217.0, 4504.0, 4693.0, 4781.0, 5080.0, 5465.0, 5978.0, 6096.0, 6657.0, 6662.0, 6925.0, 7003.0, 9355.0, 10413.0, 10891.0, 23541.0, 27131.0, 29969.0, 55366.0, 55840.0, 64067.0, 79618.0, 84105.0, 94241.0, 116931.0
GO:0008360	BP	e	regulation of cell shape	13/629	149/29107	2.26191e-05	6	13	0.0220744	387.0, 2059.0, 2534.0, 4289.0, 5028.0, 5764.0, 7430.0, 10810.0, 10979.0, 22836.0, 55742.0, 55785.0, 57381.0
GO:0048663	BP	e	neuron fate commitment	5/629	17/29107	2.31388e-05	4	5	0.0220744	429.0, 3398.0, 5080.0, 5454.0, 25925.0
GO:0006829	BP	e	zinc ion transport	4/629	9/29107	2.49658e-05	8	4	0.0221161	4504.0, 7779.0, 55334.0, 64116.0
GO:0060041	BP	e	retina development in camera-type eye	8/629	57/29107	2.958e-05	3	8	0.0244567	658.0, 5080.0, 6096.0, 6662.0, 7101.0, 7275.0, 9355.0, 10461.0
GO:0055072	BP	e	iron ion homeostasis	6/629	30/29107	3.79462e-05	9	6	0.0258027	567.0, 3077.0, 9843.0, 30061.0, 56898.0, 79901.0
GO:0031532	BP	e	actin cytoskeleton reorganization	8/629	59/29107	3.82203e-05	7	8	0.0258027	387.0, 1901.0, 2059.0, 4289.0, 7430.0, 8829.0, 55742.0, 84168.0
GO:2000741	BP	e	positive regulation of mesenchymal stem cell differentiation	3/629	4/29107	3.953e-05	7	3	0.0258027	6660.0, 6662.0, 55553.0
GO:0006853	BP	e	carnitine shuttle	3/629	4/29107	3.953e-05	9	3	0.0258027	788.0, 1374.0, 1376.0
GO:0032570	BP	e	response to progesterone	6/629	33/29107	6.69909e-05	6	6	0.0412753	952.0, 2560.0, 2706.0, 5764.0, 7042.0, 10413.0
GO:0030036	BP	e	actin cytoskeleton organization	13/629	166/29107	6.98905e-05	6	13	0.0412753	387.0, 4983.0, 5592.0, 9749.0, 10611.0, 10810.0, 27295.0, 55785.0, 56907.0, 57381.0, 81624.0, 154796.0, 154810.0
GO:0048856	BP	e	anatomical structure development	7/629	49/29107	8.31758e-05	2	7	0.0451051	2139.0, 3174.0, 5080.0, 6935.0, 7101.0, 8404.0, 11197.0
GO:0010977	BP	e	negative regulation of neuron projection development	8/629	66/29107	8.6723e-05	8	8	0.0451051	387.0, 567.0, 952.0, 1809.0, 3956.0, 4504.0, 8934.0, 23557.0
GO:0001764	BP	e	neuron migration	10/629	104/29107	8.7286e-05	5	10	0.0451051	429.0, 1399.0, 2534.0, 2823.0, 4915.0, 5080.0, 5592.0, 8829.0, 23284.0, 387119.0
GO:0005829	CC	e	cytosol	204/629	5293/29107	3.5037e-18	2	204	6.13848e-15	48.0, 51.0, 120.0, 128.0, 183.0, 216.0, 223.0, 225.0, 230.0, 308.0, 324.0, 387.0, 394.0, 501.0, 567.0, 596.0, 663.0, 788.0, 824.0, 836.0, 1031.0, 1399.0, 1615.0, 1635.0, 1666.0, 1809.0, 1962.0, 2053.0, 2139.0, 2184.0, 2273.0, 2534.0, 2706.0, 2752.0, 2760.0, 2949.0, 2950.0, 3065.0, 3174.0, 3398.0, 3437.0, 3613.0, 3945.0, 3956.0, 3987.0, 4026.0, 4045.0, 4090.0, 4128.0, 4163.0, 4199.0, 4217.0, 4281.…
GO:0005886	CC	e	plasma membrane	176/629	4502/29107	6.14933e-16	3	176	5.38681e-13	19.0, 108.0, 117.0, 120.0, 136.0, 324.0, 361.0, 387.0, 394.0, 567.0, 658.0, 824.0, 952.0, 1008.0, 1363.0, 1734.0, 1901.0, 1910.0, 1956.0, 2040.0, 2059.0, 2157.0, 2195.0, 2262.0, 2273.0, 2534.0, 2555.0, 2560.0, 2565.0, 2697.0, 2706.0, 2731.0, 2752.0, 2823.0, 2950.0, 3077.0, 3385.0, 3709.0, 3730.0, 3782.0, 3977.0, 3987.0, 4026.0, 4045.0, 4163.0, 4504.0, 4534.0, 4638.0, 4735.0, 4853.0, 4907.0, 4915.…
GO:0070062	CC	e	extracellular exosome	100/629	2169/29107	5.2381e-13	6	100	3.05905e-10	38.0, 48.0, 128.0, 183.0, 216.0, 217.0, 223.0, 230.0, 308.0, 387.0, 427.0, 501.0, 567.0, 754.0, 824.0, 952.0, 1363.0, 1615.0, 2040.0, 2053.0, 2059.0, 2184.0, 2195.0, 2202.0, 2519.0, 2752.0, 2760.0, 2823.0, 2950.0, 3385.0, 3945.0, 3956.0, 3977.0, 4735.0, 4907.0, 5052.0, 5236.0, 5269.0, 5286.0, 5375.0, 5446.0, 5480.0, 5576.0, 5578.0, 5654.0, 5786.0, 6385.0, 6565.0, 6717.0, 7037.0, 7049.0, 7430.0, 7…
GO:0005737	CC	e	cytoplasm	166/629	4724/29107	5.45312e-11	2	166	1.95457e-08	48.0, 108.0, 205.0, 216.0, 223.0, 308.0, 324.0, 361.0, 394.0, 596.0, 663.0, 664.0, 754.0, 767.0, 824.0, 836.0, 901.0, 1031.0, 1615.0, 1901.0, 1956.0, 1979.0, 2247.0, 2256.0, 2273.0, 2560.0, 2697.0, 2746.0, 2752.0, 2950.0, 3065.0, 3149.0, 3398.0, 3400.0, 3437.0, 3613.0, 3782.0, 3945.0, 3956.0, 3983.0, 3987.0, 4090.0, 4163.0, 4217.0, 4289.0, 4493.0, 4504.0, 4534.0, 4638.0, 4735.0, 4935.0, 4983.0, 5…
GO:0048471	CC	e	perinuclear region of cytoplasm	46/629	713/29107	5.57811e-11	2	46	1.95457e-08	19.0, 324.0, 663.0, 1956.0, 2040.0, 2195.0, 2534.0, 2706.0, 3065.0, 3077.0, 3625.0, 3987.0, 4504.0, 4735.0, 4915.0, 5578.0, 5764.0, 6284.0, 6507.0, 7037.0, 7099.0, 7159.0, 7430.0, 8099.0, 8934.0, 9588.0, 9843.0, 10335.0, 10791.0, 23557.0, 27131.0, 51191.0, 51374.0, 55273.0, 55916.0, 56776.0, 56907.0, 57402.0, 65975.0, 81031.0, 81846.0, 85415.0, 154091.0, 201931.0, 202333.0, 221074.0
GO:0005739	CC	e	mitochondrion	65/629	1307/29107	5.28649e-10	5	65	1.54366e-07	38.0, 48.0, 128.0, 205.0, 501.0, 596.0, 664.0, 788.0, 1374.0, 1376.0, 1583.0, 1666.0, 2004.0, 2040.0, 2108.0, 2139.0, 2534.0, 2631.0, 2697.0, 2731.0, 2746.0, 2752.0, 2950.0, 3030.0, 3032.0, 3437.0, 4128.0, 4199.0, 4329.0, 5028.0, 5264.0, 5445.0, 5578.0, 5827.0, 6717.0, 7374.0, 7915.0, 8424.0, 8801.0, 8895.0, 8934.0, 9588.0, 10247.0, 10449.0, 10891.0, 10993.0, 11112.0, 23597.0, 29958.0, 50808.0, 5…
GO:0005887	CC	e	integral component of plasma membrane	66/629	1413/29107	4.85813e-09	4	66	1.21592e-06	19.0, 108.0, 117.0, 136.0, 361.0, 658.0, 1140.0, 1910.0, 1956.0, 2040.0, 2195.0, 2555.0, 2560.0, 2565.0, 2697.0, 2706.0, 3077.0, 3385.0, 3977.0, 4853.0, 4915.0, 5028.0, 5348.0, 5786.0, 5803.0, 6302.0, 6385.0, 6506.0, 6507.0, 6538.0, 6565.0, 6581.0, 7009.0, 7037.0, 7049.0, 7099.0, 7107.0, 8082.0, 8323.0, 8613.0, 8671.0, 9378.0, 10461.0, 10718.0, 10791.0, 10936.0, 23284.0, 23554.0, 23620.0, 23768.0…
GO:0005925	CC	e	focal adhesion	30/629	418/29107	1.23344e-08	5	30	2.70124e-06	308.0, 387.0, 567.0, 824.0, 1956.0, 2195.0, 2273.0, 2697.0, 3987.0, 4026.0, 4810.0, 5576.0, 5786.0, 6385.0, 6641.0, 7430.0, 7525.0, 8412.0, 8829.0, 8895.0, 10979.0, 11261.0, 22919.0, 23768.0, 55742.0, 57514.0, 57669.0, 79038.0, 85440.0, 171024.0
GO:0005759	CC	e	mitochondrial matrix	26/629	381/29107	3.08026e-07	5	26	5.99625e-05	38.0, 205.0, 217.0, 501.0, 1583.0, 1666.0, 2108.0, 2110.0, 2731.0, 2746.0, 4329.0, 7915.0, 8801.0, 10247.0, 10449.0, 11112.0, 23597.0, 29958.0, 50808.0, 51166.0, 55526.0, 57546.0, 64850.0, 79611.0, 123688.0, 133686.0
GO:0009986	CC	e	cell surface	32/629	581/29107	1.64555e-06	2	32	0.0002883	117.0, 952.0, 1956.0, 2262.0, 3730.0, 3956.0, 4693.0, 4853.0, 4907.0, 5028.0, 5764.0, 6383.0, 6385.0, 6506.0, 6507.0, 6975.0, 7037.0, 7049.0, 7099.0, 8323.0, 8671.0, 8829.0, 9378.0, 10082.0, 10791.0, 10979.0, 11197.0, 23657.0, 56034.0, 58494.0, 84168.0, 135228.0
GO:0030027	CC	e	lamellipodium	16/629	185/29107	2.96877e-06	4	16	0.000472844	324.0, 387.0, 1809.0, 2195.0, 3983.0, 4163.0, 4638.0, 4810.0, 9459.0, 10810.0, 55604.0, 55742.0, 55785.0, 57514.0, 154796.0, 348110.0
GO:0098978	CC	e	glutamatergic synapse	22/629	333/29107	4.18675e-06	4	22	0.000611265	387.0, 1008.0, 1488.0, 2059.0, 2534.0, 2823.0, 4983.0, 5028.0, 6506.0, 7525.0, 8404.0, 8829.0, 9455.0, 10082.0, 10160.0, 10718.0, 10810.0, 23284.0, 55752.0, 58489.0, 64854.0, 93664.0
GO:0045121	CC	e	membrane raft	18/629	240/29107	5.52513e-06	4	18	0.000744618	19.0, 108.0, 824.0, 836.0, 1901.0, 1910.0, 1956.0, 2040.0, 2534.0, 2697.0, 3945.0, 6385.0, 6506.0, 8613.0, 11160.0, 64750.0, 79870.0, 130574.0
GO:1990712	CC	e	HFE-transferrin receptor complex	4/629	8/29107	1.41116e-05	5	4	0.00176597	567.0, 658.0, 3077.0, 7037.0
GO:0005777	CC	e	peroxisome	11/629	107/29107	2.08897e-05	6	11	0.00240088	51.0, 225.0, 1962.0, 2053.0, 5264.0, 5824.0, 8800.0, 10247.0, 51268.0, 54996.0, 84263.0
GO:0001725	CC	e	stress fiber	9/629	71/29107	2.19259e-05	4	9	0.00240088	3983.0, 4026.0, 4638.0, 10529.0, 10611.0, 10979.0, 27295.0, 55752.0, 171024.0
GO:0016323	CC	e	basolateral plasma membrane	16/629	228/29107	4.0798e-05	4	16	0.00420459	19.0, 361.0, 952.0, 1956.0, 2760.0, 5028.0, 7037.0, 7430.0, 8613.0, 8671.0, 9843.0, 23705.0, 30061.0, 51458.0, 53919.0, 64116.0
GO:0005778	CC	e	peroxisomal membrane	8/629	65/29107	7.76648e-05	7	8	0.00755937	51.0, 225.0, 5824.0, 5827.0, 5828.0, 8800.0, 23305.0, 252995.0
GO:0097449	CC	e	astrocyte projection	4/629	12/29107	9.31317e-05	5	4	0.00858773	2706.0, 6506.0, 7430.0, 23657.0
GO:0005938	CC	e	cell cortex	12/629	149/29107	0.000100784	3	12	0.00882868	120.0, 387.0, 2059.0, 3709.0, 4289.0, 4735.0, 9936.0, 10979.0, 22836.0, 56776.0, 56907.0, 219736.0
GO:0005741	CC	e	mitochondrial outer membrane	13/629	180/29107	0.000158252	6	13	0.0132028	596.0, 664.0, 1374.0, 2631.0, 2697.0, 3032.0, 4128.0, 4504.0, 23305.0, 54996.0, 57678.0, 64757.0, 116151.0
GO:0001726	CC	e	ruffle	9/629	94/29107	0.000201865	4	9	0.0160758	4289.0, 4534.0, 7099.0, 7430.0, 26084.0, 27131.0, 55198.0, 55785.0, 154796.0
GO:0005576	CC	e	extracellular region	64/629	1854/29107	0.000253794	2	64	0.0193325	183.0, 230.0, 308.0, 341.0, 361.0, 427.0, 567.0, 2157.0, 2202.0, 2247.0, 2256.0, 2262.0, 2519.0, 2760.0, 2950.0, 3547.0, 3625.0, 3730.0, 3956.0, 4045.0, 4853.0, 5125.0, 5236.0, 5269.0, 5270.0, 5445.0, 5446.0, 5654.0, 5764.0, 5803.0, 6284.0, 6975.0, 7037.0, 7042.0, 7078.0, 7275.0, 8364.0, 8366.0, 8404.0, 8741.0, 9588.0, 10718.0, 11197.0, 23418.0, 25840.0, 29106.0, 51071.0, 55540.0, 56034.0, 56884.…
GO:0005923	CC	e	bicellular tight junction	10/629	121/29107	0.000305249	6	10	0.0222832	117.0, 324.0, 4810.0, 9071.0, 23586.0, 54532.0, 58494.0, 154796.0, 154810.0, 260425.0
GO:0016324	CC	e	apical plasma membrane	19/629	358/29107	0.000333233	4	19	0.023353	1956.0, 2195.0, 2697.0, 2760.0, 4810.0, 4935.0, 5028.0, 5348.0, 6565.0, 7430.0, 8323.0, 10768.0, 10804.0, 23418.0, 51458.0, 55686.0, 64116.0, 79901.0, 84329.0
GO:0016021	CC	e	integral component of membrane	106/629	3525/29107	0.000412896	3	106	0.0278229	225.0, 361.0, 754.0, 788.0, 952.0, 1734.0, 1901.0, 2262.0, 2681.0, 3547.0, 3709.0, 3782.0, 4128.0, 4935.0, 5139.0, 5827.0, 6383.0, 6538.0, 6747.0, 7009.0, 7779.0, 8323.0, 8613.0, 8992.0, 9071.0, 9249.0, 9741.0, 9843.0, 9848.0, 9936.0, 10335.0, 10804.0, 11160.0, 11237.0, 23231.0, 23284.0, 23305.0, 23418.0, 23432.0, 23554.0, 23657.0, 23705.0, 25834.0, 26002.0, 26092.0, 26123.0, 27333.0, 28316.0, 30…
GO:0016020	CC	e	membrane	70/629	2121/29107	0.000447978	2	70	0.0290688	51.0, 108.0, 120.0, 308.0, 567.0, 596.0, 754.0, 952.0, 1374.0, 1615.0, 1734.0, 1956.0, 2040.0, 3547.0, 3709.0, 3945.0, 4534.0, 4853.0, 4907.0, 4935.0, 5125.0, 5286.0, 5525.0, 5576.0, 5786.0, 5827.0, 5828.0, 6302.0, 6506.0, 6507.0, 6581.0, 6717.0, 7009.0, 7037.0, 7107.0, 7430.0, 8364.0, 8366.0, 8412.0, 8613.0, 8671.0, 8741.0, 8991.0, 9588.0, 9936.0, 10413.0, 10611.0, 23305.0, 23365.0, 23509.0, 235…
GO:0036186	CC	e	early phagosome membrane	2/629	2/29107	0.000466262	8	2	0.0291747	11031.0, 55198.0
GO:0030054	CC	e	cell junction	13/629	204/29107	0.00053193	2	13	0.0321359	387.0, 1956.0, 2697.0, 4774.0, 4810.0, 7159.0, 8895.0, 9848.0, 10804.0, 10979.0, 54994.0, 154796.0, 260425.0
GO:0005615	CC	e	extracellular space	58/629	1708/29107	0.000758003	2	58	0.0442674	183.0, 427.0, 567.0, 1363.0, 1519.0, 1809.0, 1956.0, 2040.0, 2157.0, 2202.0, 2247.0, 2262.0, 2519.0, 2662.0, 2950.0, 3077.0, 3625.0, 3730.0, 3956.0, 4504.0, 4693.0, 5052.0, 5125.0, 5269.0, 5270.0, 5446.0, 5654.0, 5764.0, 6284.0, 6975.0, 7037.0, 7042.0, 7049.0, 7078.0, 7430.0, 8404.0, 8741.0, 8829.0, 8991.0, 9068.0, 9588.0, 10082.0, 10418.0, 10461.0, 10718.0, 11341.0, 23768.0, 26002.0, 53342.0, 56…
GO:0005515	MF	e	protein binding	409/629	12418/29107	4.42812e-30	2	409	1.9559e-26	19.0, 48.0, 117.0, 136.0, 183.0, 205.0, 216.0, 225.0, 230.0, 308.0, 324.0, 341.0, 361.0, 387.0, 394.0, 429.0, 501.0, 567.0, 596.0, 658.0, 663.0, 664.0, 754.0, 767.0, 788.0, 824.0, 836.0, 1031.0, 1112.0, 1140.0, 1363.0, 1376.0, 1399.0, 1488.0, 1519.0, 1583.0, 1615.0, 1635.0, 1809.0, 1901.0, 1910.0, 1956.0, 1962.0, 1979.0, 2004.0, 2018.0, 2040.0, 2059.0, 2108.0, 2110.0, 2139.0, 2157.0, 2184.0, 2195…
GO:0042802	MF	e	identical protein binding	70/629	1495/29107	1.31799e-09	3	70	2.91079e-06	38.0, 128.0, 429.0, 567.0, 596.0, 664.0, 952.0, 1374.0, 1399.0, 1635.0, 1666.0, 1809.0, 1956.0, 2040.0, 2247.0, 2534.0, 2706.0, 2746.0, 2752.0, 2949.0, 3437.0, 3945.0, 3956.0, 4199.0, 4217.0, 4281.0, 4289.0, 5052.0, 5130.0, 5445.0, 5454.0, 5654.0, 6303.0, 6383.0, 6385.0, 6925.0, 7037.0, 7099.0, 7159.0, 7430.0, 7915.0, 8424.0, 8671.0, 9071.0, 9455.0, 9588.0, 10247.0, 10768.0, 22919.0, 22929.0, 234…
GO:0042803	MF	e	protein homodimerization activity	38/629	671/29107	8.62493e-08	4	38	0.000126988	51.0, 225.0, 567.0, 596.0, 664.0, 2040.0, 2053.0, 2731.0, 3613.0, 3625.0, 4217.0, 4281.0, 4289.0, 4693.0, 4915.0, 5130.0, 5446.0, 6284.0, 7037.0, 7042.0, 8800.0, 10518.0, 10993.0, 23305.0, 23705.0, 51084.0, 51166.0, 53342.0, 54994.0, 55198.0, 55553.0, 56034.0, 63826.0, 133686.0, 140576.0, 146556.0, 201931.0, 387758.0
GO:0003779	MF	e	actin binding	20/629	263/29107	1.36287e-06	4	20	0.00150495	2059.0, 3983.0, 4604.0, 4638.0, 4983.0, 6641.0, 7430.0, 9455.0, 9749.0, 10611.0, 10810.0, 10979.0, 27295.0, 29767.0, 55742.0, 56776.0, 56907.0, 58529.0, 81624.0, 171024.0
GO:0030170	MF	e	pyridoxal phosphate binding	9/629	55/29107	2.54399e-06	5	9	0.00224736	2731.0, 8879.0, 10993.0, 29968.0, 51166.0, 54996.0, 63826.0, 64757.0, 64850.0
GO:0016616	MF	e	oxidoreductase activity, acting on the CH-OH group of donors, NAD or NADP as acceptor	6/629	22/29107	5.52376e-06	4	6	0.00406641	1488.0, 9249.0, 11112.0, 51084.0, 51170.0, 56898.0
GO:0009055	MF	e	electron transfer activity	9/629	63/29107	8.12197e-06	3	9	0.00512496	128.0, 217.0, 2108.0, 2110.0, 2731.0, 4199.0, 8630.0, 9249.0, 29958.0
GO:1903763	MF	e	gap junction channel activity involved in cell communication by electrical coupling	3/629	4/29107	3.953e-05	7	3	0.0212798	2697.0, 2706.0, 10804.0
GO:0003700	MF	e	DNA-binding transcription factor activity	24/629	444/29107	4.36291e-05	2	24	0.0212798	429.0, 1112.0, 2004.0, 3174.0, 4774.0, 5080.0, 5454.0, 5465.0, 5978.0, 6096.0, 6657.0, 6660.0, 6662.0, 6925.0, 6935.0, 7003.0, 7227.0, 11166.0, 11278.0, 23660.0, 55553.0, 55893.0, 115560.0, 163050.0
GO:0016491	MF	e	oxidoreductase activity	11/629	117/29107	4.81771e-05	2	11	0.0212798	2108.0, 2110.0, 2157.0, 8630.0, 9843.0, 29958.0, 51635.0, 55256.0, 56898.0, 79901.0, 84263.0
GO:0031625	MF	e	ubiquitin protein ligase binding	18/629	296/29107	8.9713e-05	5	18	0.0357897	324.0, 596.0, 1734.0, 1956.0, 4090.0, 4281.0, 5080.0, 5576.0, 7009.0, 8323.0, 9588.0, 10221.0, 10891.0, 11160.0, 23586.0, 28951.0, 51666.0, 152137.0
GO:0003985	MF	e	acetyl-CoA C-acetyltransferase activity	3/629	5/29107	9.72326e-05	7	3	0.0357897	38.0, 3030.0, 10449.0
