## Supplementary material for "Transcriptional and genetic sex differences for schizophrenia across the dorsolateral prefrontal cortex, hippocampus, and caudate nucleus": Data S4: GO_analysis_module_blue.xlsx

### Sheet: Sheet1
GO	NS	enrichment	name	ratio_in_study	ratio_in_pop	p_uncorrected	depth	study_count	p_fdr_bh	study_items
GO:0015031	BP	e	protein transport	36/1136	357/29107	2.29483e-07	5	36	0.000948684	321.0, 738.0, 1497.0, 4580.0, 5119.0, 5866.0, 8527.0, 9546.0, 9609.0, 9907.0, 10270.0, 10807.0, 10897.0, 11316.0, 11336.0, 23265.0, 23457.0, 25930.0, 29911.0, 51272.0, 55317.0, 55738.0, 57576.0, 79585.0, 79643.0, 79874.0, 80199.0, 84364.0, 84971.0, 89849.0, 92714.0, 93343.0, 113178.0, 115703.0, 129880.0, 158056.0
GO:0007005	BP	e	mitochondrion organization	13/1136	70/29107	2.73235e-06	5	13	0.00847165	4580.0, 6901.0, 7015.0, 8834.0, 9361.0, 23277.0, 27429.0, 55154.0, 55210.0, 81858.0, 89941.0, 124997.0, 125170.0
GO:0043162	BP	e	ubiquitin-dependent protein catabolic process via the multivesicular body sorting pathway	7/1136	19/29107	4.51663e-06	9	7	0.011203	10013.0, 25930.0, 51160.0, 55048.0, 55658.0, 79720.0, 93343.0
GO:0006357	BP	e	regulation of transcription by RNA polymerase II	99/1136	1598/29107	5.50531e-06	10	99	0.0113795	1628.0, 1874.0, 1877.0, 1961.0, 2077.0, 2648.0, 2738.0, 3104.0, 3661.0, 3727.0, 4661.0, 4772.0, 5453.0, 5585.0, 5989.0, 5990.0, 6601.0, 6720.0, 6721.0, 6837.0, 6911.0, 6929.0, 7023.0, 7625.0, 7629.0, 7709.0, 7755.0, 7760.0, 7988.0, 8427.0, 9278.0, 9580.0, 9612.0, 9726.0, 10025.0, 10620.0, 10629.0, 10743.0, 10847.0, 22877.0, 23060.0, 23090.0, 23119.0, 23361.0, 25799.0, 26048.0, 26145.0, 26205.0, 5…
GO:0000122	BP	e	negative regulation of transcription by RNA polymerase II	62/1136	894/29107	1.40392e-05	11	62	0.0248735	1487.0, 1877.0, 2077.0, 3054.0, 3661.0, 4851.0, 5727.0, 5916.0, 6497.0, 6720.0, 6721.0, 6911.0, 6929.0, 7329.0, 7376.0, 7593.0, 7703.0, 7709.0, 7755.0, 7936.0, 8427.0, 9112.0, 9139.0, 9569.0, 9580.0, 9612.0, 9759.0, 10014.0, 10174.0, 10459.0, 10919.0, 22980.0, 23119.0, 25855.0, 26145.0, 29997.0, 51043.0, 51341.0, 51547.0, 51548.0, 51588.0, 54531.0, 55192.0, 55657.0, 56257.0, 57215.0, 57332.0, 797…
GO:0035195	BP	p	gene silencing by miRNA	2/1136	557/29107	1.0324e-07	9	2	0.000948684	4343.0, 126374.0
GO:0050911	BP	p	detection of chemical stimulus involved in sensory perception of smell	0/1136	401/29107	1.70978e-07	5	0	0.000948684
GO:0006396	BP	p	RNA processing	2/1136	422/29107	1.86817e-05	7	2	0.0289614	27037.0, 79039.0
GO:0005829	CC	e	cytosol	369/1136	5293/29107	2.6669e-32	2	369	4.67241e-29	30.0, 156.0, 208.0, 215.0, 221.0, 327.0, 369.0, 547.0, 581.0, 738.0, 755.0, 823.0, 994.0, 997.0, 1152.0, 1212.0, 1312.0, 1445.0, 1454.0, 1616.0, 1627.0, 1723.0, 1760.0, 1802.0, 1819.0, 1856.0, 1857.0, 2021.0, 2036.0, 2049.0, 2068.0, 2077.0, 2194.0, 2245.0, 2356.0, 2539.0, 2580.0, 2582.0, 2584.0, 2592.0, 2671.0, 2781.0, 2873.0, 2875.0, 3029.0, 3145.0, 3257.0, 3551.0, 3611.0, 3636.0, 3661.0, 3706.0…
GO:0005654	CC	e	nucleoplasm	271/1136	3805/29107	7.76288e-24	2	271	6.80028e-21	208.0, 863.0, 994.0, 997.0, 1025.0, 1186.0, 1198.0, 1454.0, 1468.0, 1487.0, 1616.0, 1723.0, 1819.0, 1856.0, 1874.0, 1877.0, 1961.0, 2068.0, 2077.0, 2648.0, 2873.0, 2972.0, 3054.0, 3611.0, 3661.0, 3727.0, 4123.0, 4125.0, 4282.0, 4661.0, 4772.0, 4795.0, 4851.0, 4854.0, 4913.0, 4968.0, 5152.0, 5209.0, 5424.0, 5434.0, 5441.0, 5453.0, 5531.0, 5585.0, 5883.0, 5916.0, 5989.0, 6002.0, 6015.0, 6050.0, 649…
GO:0005634	CC	e	nucleus	332/1136	5386/29107	3.24507e-19	5	332	1.89512e-16	208.0, 421.0, 581.0, 773.0, 863.0, 994.0, 997.0, 1025.0, 1152.0, 1198.0, 1454.0, 1468.0, 1487.0, 1537.0, 1616.0, 1628.0, 1819.0, 1856.0, 1954.0, 2021.0, 2068.0, 2077.0, 2539.0, 2648.0, 2738.0, 2972.0, 3054.0, 3104.0, 3551.0, 3636.0, 3661.0, 3706.0, 4343.0, 4440.0, 4661.0, 4772.0, 4793.0, 4795.0, 4851.0, 4913.0, 4968.0, 5214.0, 5310.0, 5424.0, 5434.0, 5441.0, 5453.0, 5526.0, 5585.0, 5605.0, 5609.0…
GO:0005737	CC	e	cytoplasm	285/1136	4724/29107	5.82293e-15	2	285	2.55044e-12	156.0, 215.0, 221.0, 321.0, 421.0, 581.0, 755.0, 773.0, 823.0, 949.0, 994.0, 1445.0, 1454.0, 1627.0, 1819.0, 1856.0, 1874.0, 1877.0, 2068.0, 2121.0, 2194.0, 2245.0, 2356.0, 2539.0, 2550.0, 2580.0, 2584.0, 2592.0, 2621.0, 3054.0, 3145.0, 3257.0, 3551.0, 3661.0, 3706.0, 3795.0, 4215.0, 4282.0, 4358.0, 4440.0, 4580.0, 4772.0, 5050.0, 5214.0, 5310.0, 5335.0, 5339.0, 5526.0, 5585.0, 5609.0, 5916.0, 59…
GO:0005739	CC	e	mitochondrion	98/1136	1307/29107	7.46758e-10	5	98	2.61664e-07	369.0, 581.0, 622.0, 755.0, 823.0, 1152.0, 1468.0, 1537.0, 1723.0, 2232.0, 2356.0, 2639.0, 2671.0, 3029.0, 3661.0, 3712.0, 3954.0, 4357.0, 4358.0, 4723.0, 4913.0, 5442.0, 5605.0, 6687.0, 6901.0, 7023.0, 7517.0, 7755.0, 8402.0, 8733.0, 8834.0, 9158.0, 9361.0, 9563.0, 9927.0, 10270.0, 10295.0, 10400.0, 10469.0, 10573.0, 10587.0, 10948.0, 11194.0, 11284.0, 23098.0, 23151.0, 23417.0, 23770.0, 27429.0…
GO:0043231	CC	e	intracellular membrane-bounded organelle	67/1136	847/29107	6.32795e-08	4	67	1.84776e-05	208.0, 738.0, 755.0, 949.0, 1186.0, 1212.0, 1312.0, 1497.0, 1819.0, 2539.0, 2548.0, 2580.0, 4125.0, 4598.0, 5727.0, 5989.0, 6721.0, 8824.0, 9020.0, 9112.0, 9146.0, 9150.0, 9784.0, 9794.0, 10248.0, 10347.0, 10400.0, 10514.0, 10587.0, 10897.0, 10948.0, 11188.0, 22994.0, 23295.0, 23457.0, 25851.0, 25930.0, 26088.0, 29911.0, 29952.0, 29997.0, 51231.0, 54512.0, 54896.0, 54982.0, 54998.0, 56848.0, 7905…
GO:0005794	CC	e	Golgi apparatus	73/1136	988/29107	2.33892e-07	5	73	5.85397e-05	649.0, 738.0, 2194.0, 2245.0, 2580.0, 2592.0, 3340.0, 3636.0, 3801.0, 4917.0, 5152.0, 5310.0, 5605.0, 5681.0, 5727.0, 5730.0, 7249.0, 7542.0, 8216.0, 8326.0, 9088.0, 9609.0, 9784.0, 10014.0, 10139.0, 10270.0, 10297.0, 10298.0, 10347.0, 10423.0, 10494.0, 10567.0, 10847.0, 10897.0, 11285.0, 11316.0, 11336.0, 22937.0, 23094.0, 23274.0, 23315.0, 23363.0, 26088.0, 29800.0, 29952.0, 51150.0, 51272.0, 5…
GO:0016021	CC	e	integral component of membrane	194/1136	3525/29107	6.29592e-07	3	194	0.000137881	738.0, 773.0, 1137.0, 1186.0, 1312.0, 1468.0, 1497.0, 1636.0, 1723.0, 1954.0, 2121.0, 2542.0, 2678.0, 3340.0, 3754.0, 3954.0, 4041.0, 4185.0, 4358.0, 4580.0, 4851.0, 4854.0, 5310.0, 5727.0, 5916.0, 6545.0, 6576.0, 6720.0, 6804.0, 6810.0, 7542.0, 8326.0, 8642.0, 8694.0, 8751.0, 9091.0, 9132.0, 9344.0, 9379.0, 9381.0, 9672.0, 9772.0, 9780.0, 9902.0, 9927.0, 10227.0, 10347.0, 10400.0, 10423.0, 10567…
GO:0016020	CC	e	membrane	128/1136	2121/29107	8.6667e-07	2	128	0.000163436	30.0, 112.0, 156.0, 215.0, 581.0, 738.0, 823.0, 1025.0, 1137.0, 1186.0, 1198.0, 1312.0, 1537.0, 1819.0, 2194.0, 2539.0, 2542.0, 2548.0, 2580.0, 2584.0, 3054.0, 3611.0, 4240.0, 5050.0, 5116.0, 5211.0, 5214.0, 5339.0, 5424.0, 6339.0, 6449.0, 6494.0, 6560.0, 6810.0, 7249.0, 7297.0, 8642.0, 8711.0, 8733.0, 8941.0, 9088.0, 9158.0, 9159.0, 9266.0, 9361.0, 9409.0, 9612.0, 9672.0, 9704.0, 9780.0, 9784.0,…
GO:0005765	CC	e	lysosomal membrane	33/1136	331/29107	9.32852e-07	7	33	0.000163436	215.0, 949.0, 1186.0, 1497.0, 2548.0, 6560.0, 7226.0, 8131.0, 10948.0, 11133.0, 11182.0, 23400.0, 23457.0, 25851.0, 29988.0, 53373.0, 54785.0, 54896.0, 55317.0, 56848.0, 56928.0, 79036.0, 79156.0, 84219.0, 84286.0, 89845.0, 112770.0, 114790.0, 124997.0, 126321.0, 219931.0, 220002.0, 284129.0
GO:0005743	CC	e	mitochondrial inner membrane	36/1136	404/29107	5.85847e-06	5	36	0.000919182	1468.0, 1537.0, 1723.0, 2021.0, 2232.0, 2356.0, 3954.0, 4358.0, 4723.0, 6576.0, 6687.0, 6901.0, 8402.0, 10469.0, 10573.0, 11194.0, 25915.0, 51073.0, 51295.0, 54998.0, 55210.0, 56848.0, 64949.0, 64981.0, 65993.0, 80024.0, 81554.0, 84277.0, 84303.0, 90580.0, 123096.0, 128308.0, 129807.0, 197257.0, 284439.0, 376497.0
GO:0005813	CC	e	centrosome	43/1136	527/29107	6.29577e-06	3	43	0.000919182	994.0, 2648.0, 3801.0, 5116.0, 6497.0, 6919.0, 7016.0, 8379.0, 8733.0, 9024.0, 9150.0, 9696.0, 10120.0, 10300.0, 10807.0, 22981.0, 22994.0, 23108.0, 23354.0, 23363.0, 27175.0, 29901.0, 29911.0, 49856.0, 56928.0, 57701.0, 79187.0, 79874.0, 80709.0, 84861.0, 84934.0, 85378.0, 89891.0, 91978.0, 93343.0, 94032.0, 116840.0, 201255.0, 261734.0, 284403.0, 353116.0, 440193.0, 729440.0
GO:0005789	CC	e	endoplasmic reticulum membrane	67/1136	974/29107	9.7605e-06	4	67	0.00131541	215.0, 581.0, 1760.0, 2542.0, 2906.0, 4851.0, 4854.0, 5681.0, 5730.0, 5833.0, 5881.0, 6720.0, 6721.0, 8326.0, 8694.0, 8733.0, 9088.0, 9091.0, 9381.0, 9409.0, 9479.0, 9780.0, 10400.0, 10423.0, 10585.0, 10897.0, 10908.0, 10948.0, 10994.0, 11316.0, 22937.0, 23130.0, 23151.0, 23457.0, 23769.0, 26086.0, 27429.0, 29800.0, 54681.0, 54867.0, 54972.0, 54982.0, 55080.0, 56926.0, 57198.0, 57540.0, 63941.0, …
GO:0005764	CC	e	lysosome	27/1136	277/29107	1.33503e-05	7	27	0.00167069	410.0, 823.0, 949.0, 1497.0, 1636.0, 2548.0, 3257.0, 4125.0, 4669.0, 6448.0, 7226.0, 7249.0, 8722.0, 9146.0, 23400.0, 23457.0, 53373.0, 55317.0, 79156.0, 79443.0, 84286.0, 84861.0, 92799.0, 112770.0, 126321.0, 129807.0, 219931.0
GO:0005815	CC	e	microtubule organizing center	14/1136	102/29107	4.25327e-05	2	14	0.00496782	1731.0, 5119.0, 5531.0, 5681.0, 11078.0, 23265.0, 49856.0, 54862.0, 57576.0, 79661.0, 83541.0, 83590.0, 115098.0, 729440.0
GO:0005814	CC	e	centriole	17/1136	144/29107	4.90082e-05	5	17	0.0053664	5116.0, 9696.0, 9814.0, 22994.0, 49856.0, 54535.0, 80178.0, 80709.0, 84461.0, 89891.0, 90060.0, 116840.0, 124093.0, 197335.0, 283643.0, 284403.0, 353116.0
GO:0048471	CC	e	perinuclear region of cytoplasm	50/1136	713/29107	7.48457e-05	2	50	0.00771351	215.0, 547.0, 2580.0, 5152.0, 5339.0, 5605.0, 5727.0, 5730.0, 5881.0, 6494.0, 6810.0, 6881.0, 6895.0, 7016.0, 7249.0, 7517.0, 8312.0, 8326.0, 8666.0, 9024.0, 9311.0, 9479.0, 9546.0, 10013.0, 10297.0, 10847.0, 11336.0, 23108.0, 23162.0, 23363.0, 23769.0, 27158.0, 50626.0, 51763.0, 54472.0, 55201.0, 57175.0, 57407.0, 57799.0, 64419.0, 79058.0, 79156.0, 80194.0, 80758.0, 81532.0, 81544.0, 84232.0, 8…
GO:0005783	CC	e	endoplasmic reticulum	65/1136	1036/29107	0.000213137	5	65	0.0207454	581.0, 2542.0, 2781.0, 2826.0, 4041.0, 5152.0, 5310.0, 5605.0, 6721.0, 8733.0, 8824.0, 9024.0, 9088.0, 9091.0, 9409.0, 9780.0, 10347.0, 10400.0, 10445.0, 10585.0, 10908.0, 22937.0, 23295.0, 23770.0, 26232.0, 27429.0, 29800.0, 50636.0, 51150.0, 51293.0, 51754.0, 51763.0, 54681.0, 54867.0, 54972.0, 54982.0, 55080.0, 55666.0, 56848.0, 56963.0, 57540.0, 63941.0, 64175.0, 64342.0, 65078.0, 79090.0, 79…
GO:0071797	CC	e	LUBAC complex	3/1136	4/29107	0.000230267	5	3	0.021233	10616.0, 55072.0, 81858.0
GO:0036064	CC	e	ciliary basal body	16/1136	155/29107	0.0003856	3	16	0.0334777	755.0, 2121.0, 8558.0, 9654.0, 10807.0, 22994.0, 25930.0, 49856.0, 57576.0, 79874.0, 89891.0, 129880.0, 261734.0, 353116.0, 374654.0, 729440.0
GO:0000813	CC	e	ESCRT I complex	4/1136	10/29107	0.000401274	3	4	0.0334777	51160.0, 55048.0, 79720.0, 93343.0
GO:0016604	CC	e	nuclear body	26/1136	321/29107	0.000432363	2	26	0.0344319	1616.0, 1856.0, 4772.0, 6497.0, 6895.0, 7089.0, 7469.0, 7703.0, 7936.0, 8189.0, 9612.0, 9894.0, 10362.0, 10847.0, 22888.0, 25930.0, 26277.0, 54472.0, 65057.0, 79813.0, 80152.0, 81620.0, 84256.0, 114034.0, 199990.0, 261734.0
GO:0016605	CC	e	PML body	12/1136	102/29107	0.00062793	3	12	0.0478319	1025.0, 1616.0, 4034.0, 6497.0, 7015.0, 7156.0, 7329.0, 9641.0, 26993.0, 51588.0, 55743.0, 57731.0
GO:0005515	MF	e	protein binding	824/1136	12418/29107	6.85422e-96	2	824	3.02751e-92	30.0, 112.0, 156.0, 208.0, 215.0, 221.0, 321.0, 327.0, 357.0, 369.0, 410.0, 421.0, 547.0, 581.0, 649.0, 738.0, 741.0, 755.0, 773.0, 823.0, 863.0, 949.0, 994.0, 997.0, 1025.0, 1137.0, 1152.0, 1186.0, 1198.0, 1212.0, 1289.0, 1294.0, 1312.0, 1397.0, 1445.0, 1454.0, 1468.0, 1487.0, 1537.0, 1616.0, 1627.0, 1628.0, 1723.0, 1731.0, 1760.0, 1802.0, 1819.0, 1856.0, 1857.0, 1874.0, 1877.0, 1943.0, 1954.0, …
GO:0046872	MF	e	metal ion binding	188/1136	2297/29107	9.99749e-23	4	188	2.20795e-19	112.0, 208.0, 369.0, 741.0, 773.0, 863.0, 1289.0, 1445.0, 1537.0, 1760.0, 1819.0, 1877.0, 1961.0, 2021.0, 2068.0, 2245.0, 2356.0, 2738.0, 2781.0, 2972.0, 3029.0, 3104.0, 3679.0, 4123.0, 4125.0, 4215.0, 4723.0, 4913.0, 5152.0, 5192.0, 5211.0, 5214.0, 5424.0, 5531.0, 5605.0, 5986.0, 6015.0, 6448.0, 7015.0, 7016.0, 7064.0, 7593.0, 7625.0, 7629.0, 7703.0, 7709.0, 7760.0, 8527.0, 8751.0, 9088.0, 9139.…
GO:0005524	MF	e	ATP binding	110/1136	1458/29107	3.5978e-11	8	110	5.29717e-08	112.0, 156.0, 208.0, 215.0, 369.0, 547.0, 997.0, 1025.0, 1152.0, 1186.0, 1198.0, 1445.0, 1454.0, 1760.0, 2049.0, 2068.0, 2356.0, 2580.0, 2584.0, 3551.0, 3611.0, 3706.0, 3795.0, 3801.0, 4215.0, 4343.0, 4597.0, 4598.0, 5209.0, 5211.0, 5214.0, 5261.0, 5585.0, 5605.0, 5609.0, 5681.0, 5973.0, 6261.0, 6687.0, 6793.0, 7016.0, 7297.0, 7329.0, 7517.0, 7535.0, 8527.0, 8558.0, 8711.0, 9020.0, 9024.0, 9088.0…
GO:0003677	MF	e	DNA binding	72/1136	921/29107	2.98715e-08	4	72	3.29856e-05	1025.0, 1874.0, 3661.0, 5424.0, 5434.0, 5441.0, 5916.0, 5990.0, 6621.0, 6666.0, 6720.0, 6881.0, 6911.0, 6919.0, 6929.0, 7015.0, 7023.0, 7156.0, 7376.0, 7542.0, 7703.0, 8629.0, 8721.0, 8940.0, 9278.0, 9580.0, 9612.0, 10362.0, 10620.0, 10629.0, 10847.0, 22980.0, 23119.0, 23144.0, 23583.0, 25946.0, 26993.0, 27245.0, 27343.0, 27434.0, 29777.0, 29800.0, 51341.0, 51588.0, 55201.0, 57106.0, 57215.0, 574…
GO:0042802	MF	e	identical protein binding	97/1136	1495/29107	9.36842e-07	3	97	0.000689672	215.0, 321.0, 327.0, 547.0, 581.0, 649.0, 949.0, 1198.0, 1445.0, 1487.0, 1731.0, 1856.0, 2194.0, 2539.0, 2582.0, 3054.0, 3104.0, 3551.0, 3661.0, 3712.0, 4282.0, 4357.0, 4440.0, 4598.0, 4851.0, 4854.0, 5050.0, 5119.0, 5211.0, 5214.0, 5866.0, 5973.0, 6449.0, 6455.0, 6497.0, 6793.0, 6804.0, 6881.0, 6895.0, 7015.0, 7264.0, 7988.0, 8312.0, 8379.0, 8527.0, 8694.0, 9361.0, 9454.0, 9580.0, 9641.0, 9672.0…
GO:0043130	MF	e	ubiquitin binding	15/1136	91/29107	2.30503e-06	4	15	0.00145448	9146.0, 10013.0, 10616.0, 11047.0, 26088.0, 51160.0, 54472.0, 55072.0, 55666.0, 81858.0, 84164.0, 91544.0, 93343.0, 130617.0, 199990.0
GO:0004674	MF	e	protein serine/threonine kinase activity	36/1136	396/29107	2.81204e-06	6	36	0.0015526	208.0, 369.0, 1025.0, 1198.0, 1454.0, 1760.0, 2580.0, 3551.0, 3611.0, 4215.0, 5261.0, 5585.0, 5605.0, 5609.0, 5681.0, 6793.0, 7016.0, 8558.0, 9020.0, 9024.0, 9088.0, 9149.0, 9344.0, 9641.0, 10295.0, 10298.0, 10494.0, 23031.0, 25989.0, 51231.0, 65268.0, 83694.0, 139728.0, 203054.0, 282974.0, 415116.0
GO:0000978	MF	e	RNA polymerase II cis-regulatory region sequence-specific DNA binding	79/1136	1178/29107	3.30136e-06	9	79	0.00162024	1025.0, 1628.0, 1874.0, 1877.0, 1961.0, 2738.0, 3104.0, 3661.0, 3727.0, 4661.0, 4772.0, 5453.0, 5916.0, 5989.0, 5990.0, 6497.0, 6666.0, 6720.0, 6721.0, 6911.0, 6929.0, 7023.0, 7376.0, 7593.0, 7625.0, 7629.0, 7709.0, 7755.0, 7760.0, 7988.0, 9112.0, 9569.0, 9580.0, 9726.0, 9759.0, 10013.0, 10014.0, 22877.0, 23090.0, 23119.0, 23135.0, 23361.0, 25799.0, 26048.0, 26205.0, 51043.0, 51341.0, 54862.0, 55…
GO:0050660	MF	e	flavin adenine dinucleotide binding	11/1136	60/29107	1.80521e-05	5	11	0.00724873	2639.0, 2671.0, 3712.0, 4524.0, 10587.0, 10994.0, 27158.0, 56931.0, 64118.0, 80724.0, 197257.0
GO:0042826	MF	e	histone deacetylase binding	16/1136	126/29107	3.31042e-05	4	16	0.0119201	2648.0, 5585.0, 5883.0, 7023.0, 9112.0, 9612.0, 9759.0, 10013.0, 10014.0, 10270.0, 23381.0, 25855.0, 26993.0, 51043.0, 54531.0, 80764.0
GO:0042162	MF	e	telomeric DNA binding	7/1136	25/29107	3.50831e-05	6	7	0.0119201	7015.0, 9894.0, 23293.0, 23381.0, 26277.0, 65057.0, 80169.0
GO:0003714	MF	e	transcription corepressor activity	20/1136	186/29107	4.30695e-05	3	20	0.0129773	863.0, 1487.0, 1616.0, 7089.0, 9112.0, 9139.0, 9612.0, 9759.0, 10514.0, 22980.0, 26145.0, 51547.0, 51548.0, 51588.0, 54531.0, 79039.0, 84875.0, 115950.0, 126374.0, 161882.0
GO:0106310	MF	e	protein serine kinase activity	31/1136	359/29107	4.40705e-05	6	31	0.0129773	208.0, 369.0, 1025.0, 1198.0, 1454.0, 1760.0, 2580.0, 3551.0, 3611.0, 4215.0, 5585.0, 5605.0, 5609.0, 5681.0, 6793.0, 7016.0, 8558.0, 9020.0, 9024.0, 9088.0, 9149.0, 9344.0, 10298.0, 10494.0, 23031.0, 25989.0, 65268.0, 83694.0, 139728.0, 282974.0, 415116.0
GO:0015280	MF	e	ligand-gated sodium channel activity	5/1136	12/29107	5.65134e-05	9	5	0.0156012	357.0, 6339.0, 9311.0, 53373.0, 219931.0
GO:0004407	MF	e	histone deacetylase activity	6/1136	19/29107	6.10886e-05	5	6	0.0158722	9759.0, 10013.0, 10014.0, 51547.0, 51548.0, 54531.0
GO:0019213	MF	e	deacetylase activity	5/1136	15/29107	0.000194276	3	5	0.0451641	3340.0, 28992.0, 51547.0, 51548.0, 150223.0
GO:0004984	MF	p	olfactory receptor activity	0/1136	399/29107	2.78469e-07	4	0	0.000246
GO:0004930	MF	p	G protein-coupled receptor activity	7/1136	684/29107	8.27148e-06	4	7	0.00365351	2826.0, 2914.0, 8326.0, 11250.0, 22859.0, 84435.0, 131601.0
GO:1903231	MF	p	mRNA binding involved in posttranscriptional gene silencing	0/1136	253/29107	0.000101238	6	0	0.0248428
