## Supplementary material for "Transcriptional and genetic sex differences for schizophrenia across the dorsolateral prefrontal cortex, hippocampus, and caudate nucleus": Data S4: GO_analysis_module_cyan.xlsx

### Sheet: Sheet1
GO	NS	enrichment	name	ratio_in_study	ratio_in_pop	p_uncorrected	depth	study_count	p_fdr_bh	study_items
GO:0016192	BP	e	vesicle-mediated transport	12/323	160/29107	2.5309e-07	4	12	0.00313882	373.0, 378.0, 400.0, 1121.0, 1176.0, 2665.0, 5584.0, 8766.0, 8905.0, 23256.0, 84100.0, 201158.0
GO:0006413	BP	e	translational initiation	7/323	49/29107	1.11847e-06	3	7	0.00693563	1965.0, 8667.0, 10289.0, 10480.0, 10605.0, 83939.0, 317649.0
GO:0005829	CC	e	cytosol	103/323	5293/29107	2.55287e-09	2	103	1.91724e-06	132.0, 378.0, 400.0, 673.0, 785.0, 801.0, 996.0, 1022.0, 1121.0, 1633.0, 1965.0, 2098.0, 2665.0, 3184.0, 3251.0, 4287.0, 4848.0, 4867.0, 5000.0, 5218.0, 5324.0, 5464.0, 5534.0, 5563.0, 5577.0, 5584.0, 5597.0, 5718.0, 5771.0, 5862.0, 5912.0, 6386.0, 6674.0, 7334.0, 7812.0, 8575.0, 8667.0, 8766.0, 8905.0, 8976.0, 9107.0, 9585.0, 9648.0, 9657.0, 9847.0, 9958.0, 9988.0, 10152.0, 10325.0, 10480.0, 104…
GO:0005737	CC	e	cytoplasm	95/323	4724/29107	2.95477e-09	2	95	1.91724e-06	373.0, 378.0, 400.0, 801.0, 805.0, 996.0, 1022.0, 1121.0, 1633.0, 2665.0, 2926.0, 3251.0, 3298.0, 4287.0, 4291.0, 4673.0, 4820.0, 4848.0, 4867.0, 5218.0, 5464.0, 5577.0, 5597.0, 5718.0, 6386.0, 6674.0, 6782.0, 6990.0, 7073.0, 7163.0, 7334.0, 7336.0, 7763.0, 7803.0, 8575.0, 9107.0, 9585.0, 9958.0, 10152.0, 10325.0, 10605.0, 10776.0, 10777.0, 11171.0, 11275.0, 23173.0, 23635.0, 23760.0, 25852.0, 27…
GO:0005634	CC	e	nucleus	104/323	5386/29107	3.28295e-09	5	104	1.91724e-06	132.0, 373.0, 673.0, 801.0, 805.0, 996.0, 1022.0, 1121.0, 1738.0, 1965.0, 2959.0, 3070.0, 3184.0, 3298.0, 3419.0, 3981.0, 4287.0, 4291.0, 4673.0, 4704.0, 4820.0, 4848.0, 5000.0, 5218.0, 5563.0, 5584.0, 5597.0, 5862.0, 6386.0, 6990.0, 7073.0, 7334.0, 7336.0, 7552.0, 7556.0, 7700.0, 7761.0, 7803.0, 8446.0, 8559.0, 8731.0, 8813.0, 8926.0, 8930.0, 8976.0, 9585.0, 9958.0, 9988.0, 10128.0, 10152.0, 103…
GO:0005739	CC	e	mitochondrion	38/323	1307/29107	6.77831e-08	5	38	2.9689e-05	1633.0, 1737.0, 1738.0, 2926.0, 3052.0, 3419.0, 4704.0, 6391.0, 6782.0, 8050.0, 8803.0, 9512.0, 9958.0, 10128.0, 10352.0, 11216.0, 22868.0, 23530.0, 27330.0, 28982.0, 29078.0, 51001.0, 51566.0, 54148.0, 54602.0, 54968.0, 55082.0, 55288.0, 55312.0, 55335.0, 55347.0, 55847.0, 56947.0, 60558.0, 79810.0, 81034.0, 91137.0, 142940.0
GO:0005654	CC	e	nucleoplasm	76/323	3805/29107	2.8464e-07	2	76	9.97378e-05	132.0, 801.0, 996.0, 1022.0, 1633.0, 2926.0, 2959.0, 2965.0, 3184.0, 3298.0, 3981.0, 4287.0, 4704.0, 4848.0, 5000.0, 5218.0, 5324.0, 5534.0, 5563.0, 5584.0, 5597.0, 5718.0, 5771.0, 6386.0, 7073.0, 7334.0, 7336.0, 8446.0, 8575.0, 8731.0, 8930.0, 9406.0, 9585.0, 9648.0, 9657.0, 9917.0, 9988.0, 10128.0, 10352.0, 10556.0, 10776.0, 10920.0, 10927.0, 10933.0, 22894.0, 23301.0, 23398.0, 23468.0, 23594.0…
GO:0045254	CC	e	pyruvate dehydrogenase complex	3/323	6/29107	2.64158e-05	4	3	0.0077134	1737.0, 1738.0, 8050.0
GO:0031372	CC	e	UBC13-MMS2 complex	2/323	2/29107	0.000122766	5	2	0.0307266	7334.0, 7336.0
GO:0005515	MF	e	protein binding	208/323	12418/29107	3.47659e-15	2	208	1.53561e-11	373.0, 378.0, 400.0, 673.0, 744.0, 785.0, 801.0, 805.0, 996.0, 1022.0, 1121.0, 1176.0, 1737.0, 1738.0, 1965.0, 2098.0, 2665.0, 2926.0, 2959.0, 2965.0, 3052.0, 3070.0, 3184.0, 3251.0, 3298.0, 3419.0, 3981.0, 4253.0, 4287.0, 4291.0, 4673.0, 4704.0, 4848.0, 4867.0, 5000.0, 5218.0, 5412.0, 5534.0, 5563.0, 5577.0, 5584.0, 5597.0, 5718.0, 5771.0, 5862.0, 5912.0, 6386.0, 6391.0, 6782.0, 6990.0, 7163.0, …
GO:0003723	MF	e	RNA binding	39/323	1389/29107	1.11152e-07	4	39	0.000245479	132.0, 1965.0, 2665.0, 2926.0, 3184.0, 4673.0, 7073.0, 7334.0, 7812.0, 8446.0, 8575.0, 8667.0, 8731.0, 9406.0, 10128.0, 10289.0, 10556.0, 10605.0, 11171.0, 22868.0, 22894.0, 27067.0, 27250.0, 29883.0, 50804.0, 51202.0, 51663.0, 54148.0, 54882.0, 55854.0, 64881.0, 65244.0, 79810.0, 79868.0, 84365.0, 135295.0, 142940.0, 148423.0, 283742.0
GO:0003743	MF	e	translation initiation factor activity	7/323	51/29107	1.4791e-06	6	7	0.00217772	1965.0, 8562.0, 8667.0, 10289.0, 10480.0, 83939.0, 317649.0
GO:0003924	MF	e	GTPase activity	14/323	327/29107	1.99811e-05	7	14	0.0186437	373.0, 378.0, 400.0, 5862.0, 5912.0, 8766.0, 10325.0, 28512.0, 51175.0, 54622.0, 55288.0, 57403.0, 60558.0, 84100.0
GO:0005525	MF	e	GTP binding	15/323	373/29107	2.11045e-05	8	15	0.0186437	373.0, 378.0, 400.0, 5862.0, 5912.0, 6674.0, 8766.0, 10325.0, 28512.0, 51175.0, 54622.0, 55288.0, 57403.0, 60558.0, 84100.0
GO:0034604	MF	e	pyruvate dehydrogenase (NAD+) activity	3/323	6/29107	2.64158e-05	6	3	0.0194464	1737.0, 1738.0, 8050.0
