## Supplementary material for "Transcriptional and genetic sex differences for schizophrenia across the dorsolateral prefrontal cortex, hippocampus, and caudate nucleus": Data S4: GO_analysis_module_darkgreen.xlsx

### Sheet: Sheet1
GO	NS	enrichment	name	ratio_in_study	ratio_in_pop	p_uncorrected	depth	study_count	p_fdr_bh	study_items
GO:0005829	CC	e	cytosol	81/199	5293/29107	1.55347e-13	2	81	2.72169e-10	159.0, 196.0, 472.0, 538.0, 989.0, 1371.0, 1739.0, 2729.0, 3796.0, 4361.0, 4646.0, 5073.0, 5781.0, 6240.0, 6814.0, 7155.0, 7267.0, 7705.0, 8100.0, 8675.0, 8881.0, 8975.0, 9039.0, 9043.0, 9184.0, 9525.0, 9652.0, 9765.0, 9779.0, 10380.0, 10767.0, 10845.0, 11340.0, 22863.0, 23033.0, 23041.0, 23259.0, 23376.0, 23405.0, 25801.0, 25962.0, 26046.0, 26118.0, 29945.0, 49855.0, 50717.0, 51134.0, 51735.0, 5…
GO:0005634	CC	e	nucleus	70/199	5386/29107	2.15736e-08	5	70	1.88984e-05	196.0, 472.0, 538.0, 989.0, 1739.0, 3516.0, 4194.0, 4361.0, 4646.0, 5073.0, 5781.0, 5884.0, 6596.0, 7155.0, 7267.0, 7562.0, 7581.0, 7705.0, 7769.0, 8975.0, 9039.0, 9282.0, 9525.0, 9652.0, 10513.0, 11193.0, 11340.0, 23350.0, 23376.0, 23405.0, 23517.0, 23788.0, 29945.0, 50717.0, 51097.0, 51276.0, 51742.0, 51747.0, 54799.0, 54816.0, 54969.0, 55075.0, 55234.0, 55236.0, 55291.0, 55719.0, 57337.0, 5744…
GO:0005814	CC	e	centriole	9/199	144/29107	6.98899e-07	5	9	0.000326002	3796.0, 8100.0, 25914.0, 51134.0, 55704.0, 80184.0, 84131.0, 134359.0, 163786.0
GO:0005813	CC	e	centrosome	16/199	527/29107	7.90876e-07	3	16	0.000326002	472.0, 3796.0, 8100.0, 8881.0, 9525.0, 25914.0, 51735.0, 55704.0, 57560.0, 64770.0, 79598.0, 80184.0, 84131.0, 134359.0, 163786.0, 375748.0
GO:0005737	CC	e	cytoplasm	60/199	4724/29107	9.30372e-07	2	60	0.000326002	159.0, 196.0, 472.0, 1371.0, 1525.0, 1739.0, 3516.0, 3796.0, 4361.0, 4646.0, 4942.0, 5073.0, 5781.0, 6596.0, 8675.0, 8723.0, 8881.0, 9039.0, 9043.0, 9525.0, 9652.0, 9694.0, 9926.0, 10513.0, 11183.0, 11340.0, 23259.0, 23376.0, 23405.0, 25801.0, 25914.0, 50717.0, 51360.0, 54832.0, 55016.0, 55234.0, 55236.0, 55704.0, 55763.0, 56990.0, 57337.0, 57560.0, 59338.0, 63979.0, 64770.0, 80184.0, 81545.0, 83…
GO:0005654	CC	e	nucleoplasm	51/199	3805/29107	2.17319e-06	2	51	0.000634572	196.0, 472.0, 1525.0, 3516.0, 3796.0, 4194.0, 4361.0, 4646.0, 4942.0, 5781.0, 5884.0, 6596.0, 7155.0, 7267.0, 7404.0, 8881.0, 8975.0, 9184.0, 9282.0, 9652.0, 10513.0, 10845.0, 11193.0, 11340.0, 23350.0, 23517.0, 23595.0, 25962.0, 29945.0, 49855.0, 50717.0, 51742.0, 51747.0, 54928.0, 55075.0, 55291.0, 55719.0, 55758.0, 57798.0, 59338.0, 83737.0, 84128.0, 84135.0, 117143.0, 129831.0, 134359.0, 1398…
GO:0016020	CC	e	membrane	32/199	2121/29107	2.42374e-05	2	32	0.00606628	538.0, 3796.0, 4646.0, 6309.0, 6596.0, 8723.0, 9282.0, 9926.0, 10026.0, 10767.0, 22875.0, 23259.0, 23376.0, 23788.0, 29929.0, 51097.0, 54928.0, 55704.0, 55746.0, 55763.0, 55788.0, 57122.0, 57448.0, 57515.0, 57763.0, 59338.0, 80184.0, 83737.0, 84928.0, 114883.0, 129285.0, 284161.0
GO:0032588	CC	e	trans-Golgi network membrane	6/199	100/29107	6.6206e-05	4	6	0.0144991	538.0, 8675.0, 54928.0, 55016.0, 55858.0, 83548.0
GO:0034451	CC	e	centriolar satellite	6/199	107/29107	9.64829e-05	2	6	0.018782	9043.0, 23259.0, 64770.0, 79598.0, 80184.0, 163786.0
GO:0031901	CC	e	early endosome membrane	7/199	167/29107	0.000158144	7	7	0.0277069	538.0, 8723.0, 9765.0, 23041.0, 55016.0, 55858.0, 83737.0
GO:0005615	CC	p	extracellular space	1/199	1708/29107	0.000188347	2	1	0.0299985	727.0
GO:0005515	MF	e	protein binding	137/199	12418/29107	1.04363e-13	2	137	4.60969e-10	159.0, 196.0, 472.0, 538.0, 727.0, 989.0, 1525.0, 1739.0, 2729.0, 3516.0, 3796.0, 4194.0, 4361.0, 4646.0, 4942.0, 5073.0, 5781.0, 5884.0, 6240.0, 6596.0, 6814.0, 7267.0, 7705.0, 7844.0, 8100.0, 8675.0, 8723.0, 8881.0, 8975.0, 9039.0, 9043.0, 9184.0, 9209.0, 9282.0, 9525.0, 9652.0, 9694.0, 9765.0, 9779.0, 10026.0, 10042.0, 10513.0, 10767.0, 10845.0, 11183.0, 11193.0, 11340.0, 22863.0, 22875.0, 230…
GO:0005158	MF	e	insulin receptor binding	4/199	23/29107	1.69535e-05	4	4	0.0374417	5781.0, 8723.0, 55704.0, 55788.0
