## Supplementary material for "Transcriptional and genetic sex differences for schizophrenia across the dorsolateral prefrontal cortex, hippocampus, and caudate nucleus": Data S4: GO_analysis_module_darkgrey.xlsx

### Sheet: Sheet1
GO	NS	enrichment	name	ratio_in_study	ratio_in_pop	p_uncorrected	depth	study_count	p_fdr_bh	study_items
GO:0045666	BP	e	positive regulation of neuron differentiation	7/173	89/29107	1.06089e-06	6	7	0.0131572	655.0, 4681.0, 57795.0, 60436.0, 221938.0, 389549.0, 100532736.0
GO:0007165	BP	e	signal transduction	20/173	1075/29107	6.7338e-06	4	20	0.0417563	558.0, 1271.0, 1501.0, 1793.0, 2791.0, 4651.0, 4681.0, 6300.0, 6452.0, 7025.0, 7187.0, 7804.0, 7867.0, 8909.0, 9547.0, 10675.0, 30818.0, 57447.0, 375704.0, 100532736.0
GO:0150104	BP	e	transport across blood-brain barrier	6/173	84/29107	1.1193e-05	6	6	0.046272	477.0, 482.0, 6509.0, 6517.0, 6573.0, 10991.0
GO:0005886	CC	e	plasma membrane	52/173	4502/29107	1.27584e-06	3	52	0.00223526	348.0, 408.0, 477.0, 482.0, 558.0, 1271.0, 1471.0, 1501.0, 2047.0, 2261.0, 2791.0, 3693.0, 3770.0, 4038.0, 4651.0, 5322.0, 5878.0, 6509.0, 6517.0, 6573.0, 7804.0, 8325.0, 8909.0, 9265.0, 9283.0, 9452.0, 10991.0, 11343.0, 23205.0, 23209.0, 23580.0, 30818.0, 51107.0, 51706.0, 55890.0, 56301.0, 57348.0, 60495.0, 64218.0, 81618.0, 83874.0, 84059.0, 84133.0, 84818.0, 128414.0, 140885.0, 147495.0, 2841…
GO:0043235	CC	e	receptor complex	9/173	209/29107	4.78757e-06	2	9	0.00419391	558.0, 1271.0, 2047.0, 2261.0, 3693.0, 7804.0, 9283.0, 55890.0, 84059.0
GO:0043025	CC	e	neuronal cell body	11/173	355/29107	9.8711e-06	3	11	0.00576472	348.0, 477.0, 3770.0, 4038.0, 4651.0, 6509.0, 6623.0, 7804.0, 10439.0, 57795.0, 84249.0
GO:0005759	CC	e	mitochondrial matrix	11/173	381/29107	1.90167e-05	5	11	0.0083293	35.0, 37.0, 1757.0, 3418.0, 7084.0, 7263.0, 8659.0, 56953.0, 80221.0, 84532.0, 84706.0
GO:0005515	MF	e	protein binding	106/173	12418/29107	9.2824e-07	2	106	0.00410004	37.0, 348.0, 408.0, 477.0, 482.0, 558.0, 655.0, 818.0, 1160.0, 1271.0, 1465.0, 1471.0, 1501.0, 1793.0, 2047.0, 2261.0, 2737.0, 2791.0, 3693.0, 4038.0, 4651.0, 4681.0, 4776.0, 5600.0, 5834.0, 5837.0, 5878.0, 5993.0, 6271.0, 6300.0, 6452.0, 6517.0, 6585.0, 6623.0, 6640.0, 7025.0, 7027.0, 7187.0, 7804.0, 7867.0, 8309.0, 8325.0, 8574.0, 8625.0, 8659.0, 8897.0, 9265.0, 9283.0, 9452.0, 9547.0, 9858.0, …
