## Supplementary material for "Transcriptional and genetic sex differences for schizophrenia across the dorsolateral prefrontal cortex, hippocampus, and caudate nucleus": Data S4: GO_analysis_module_darkorange.xlsx

### Sheet: Sheet1
GO	NS	enrichment	name	ratio_in_study	ratio_in_pop	p_uncorrected	depth	study_count	p_fdr_bh	study_items
GO:0001525	BP	e	angiogenesis	20/175	222/29107	6.3698e-18	3	20	7.89983e-14	94.0, 290.0, 682.0, 857.0, 1893.0, 2034.0, 2050.0, 2296.0, 2335.0, 2702.0, 3339.0, 3397.0, 3953.0, 5159.0, 5787.0, 7010.0, 10266.0, 51162.0, 54538.0, 64321.0
GO:0045766	BP	e	positive regulation of angiogenesis	12/175	153/29107	1.61517e-10	7	12	1.00157e-06	94.0, 306.0, 947.0, 1893.0, 2022.0, 2113.0, 2624.0, 3373.0, 7010.0, 7048.0, 7075.0, 10266.0
GO:0001570	BP	e	vasculogenesis	8/175	59/29107	2.48266e-09	4	8	1.02633e-05	857.0, 2022.0, 7048.0, 7075.0, 10266.0, 51162.0, 57493.0, 64321.0
GO:0150104	BP	e	transport across blood-brain barrier	8/175	84/29107	4.29627e-08	6	8	0.000133206	3953.0, 5243.0, 6513.0, 6541.0, 8140.0, 9429.0, 84879.0, 92745.0
GO:0001666	BP	e	response to hypoxia	9/175	165/29107	7.48396e-07	5	9	0.00175856	94.0, 857.0, 2034.0, 2113.0, 5327.0, 6513.0, 7010.0, 7048.0, 10266.0
GO:1905222	BP	e	atrioventricular canal morphogenesis	3/175	4/29107	8.50779e-07	3	3	0.00175856	2022.0, 6909.0, 6926.0
GO:0010628	BP	e	positive regulation of gene expression	14/175	472/29107	1.13435e-06	6	14	0.00200975	857.0, 947.0, 2022.0, 2113.0, 2296.0, 2335.0, 2624.0, 2852.0, 3397.0, 5155.0, 10266.0, 51176.0, 64321.0, 100506658.0
GO:0043627	BP	e	response to estrogen	6/175	61/29107	1.82973e-06	5	6	0.00277768	857.0, 3880.0, 5159.0, 7010.0, 7048.0, 167465.0
GO:0001947	BP	e	heart looping	6/175	62/29107	2.01573e-06	7	6	0.00277768	2022.0, 6909.0, 6926.0, 7048.0, 7547.0, 64321.0
GO:0001701	BP	e	in utero embryonic development	9/175	191/29107	2.52072e-06	7	9	0.0031262	94.0, 2296.0, 5745.0, 6926.0, 7048.0, 7075.0, 10365.0, 57493.0, 64359.0
GO:0008217	BP	e	regulation of blood pressure	6/175	67/29107	3.192e-06	3	6	0.00345291	94.0, 290.0, 947.0, 1278.0, 4881.0, 10266.0
GO:0007507	BP	e	heart development	9/175	199/29107	3.5277e-06	4	9	0.00345291	94.0, 2296.0, 2335.0, 5155.0, 7010.0, 7048.0, 10266.0, 57493.0, 64321.0
GO:0001568	BP	e	blood vessel development	5/175	39/29107	3.6194e-06	3	5	0.00345291	1278.0, 2307.0, 6926.0, 7048.0, 51162.0
GO:0001945	BP	e	lymph vessel development	3/175	6/29107	4.21628e-06	3	3	0.00355474	2296.0, 57493.0, 79652.0
GO:0030154	BP	e	cell differentiation	15/175	606/29107	4.2994e-06	3	15	0.00355474	290.0, 857.0, 2078.0, 2113.0, 2122.0, 2296.0, 2307.0, 2313.0, 3339.0, 3397.0, 4855.0, 7026.0, 7547.0, 64321.0, 64359.0
GO:0030879	BP	e	mammary gland development	4/175	21/29107	6.97569e-06	5	4	0.00535899	857.0, 4855.0, 6926.0, 51176.0
GO:0002486	BP	e	antigen processing and presentation of endogenous peptide antigen via MHC class I via ER pathway, TAP-independent	3/175	7/29107	7.34582e-06	7	3	0.00535899	3105.0, 3106.0, 3134.0
GO:0003151	BP	e	outflow tract morphogenesis	5/175	46/29107	8.32884e-06	3	5	0.00573857	2702.0, 6909.0, 6926.0, 7048.0, 64321.0
GO:0045602	BP	e	negative regulation of endothelial cell differentiation	3/175	8/29107	1.17013e-05	7	3	0.00763785	94.0, 3397.0, 4855.0
GO:0030335	BP	e	positive regulation of cell migration	9/175	244/29107	1.81618e-05	7	9	0.0105745	857.0, 2852.0, 4641.0, 5155.0, 5159.0, 5420.0, 23224.0, 51176.0, 56920.0
GO:0009887	BP	e	animal organ morphogenesis	7/175	135/29107	1.82599e-05	3	7	0.0105745	2295.0, 2313.0, 3339.0, 3909.0, 3913.0, 6926.0, 10319.0
GO:0016477	BP	e	cell migration	9/175	245/29107	1.87582e-05	4	9	0.0105745	2013.0, 2022.0, 2296.0, 3909.0, 3913.0, 5159.0, 5420.0, 10319.0, 161198.0
GO:0007160	BP	e	cell-matrix adhesion	6/175	94/29107	2.2778e-05	4	6	0.0122823	947.0, 2013.0, 2335.0, 3672.0, 4059.0, 7148.0
GO:0045893	BP	e	positive regulation of transcription, DNA-templated	14/175	637/29107	3.37035e-05	10	14	0.015371	94.0, 2113.0, 2122.0, 2295.0, 2296.0, 2313.0, 4855.0, 5155.0, 7026.0, 7547.0, 10365.0, 51176.0, 64321.0, 84632.0
GO:0001569	BP	e	branching involved in blood vessel morphogenesis	4/175	31/29107	3.49916e-05	7	4	0.015371	2022.0, 4855.0, 7048.0, 51176.0
GO:0035633	BP	e	maintenance of blood-brain barrier	4/175	31/29107	3.49916e-05	6	4	0.015371	51599.0, 84879.0, 90952.0, 100506658.0
GO:0002040	BP	e	sprouting angiogenesis	4/175	31/29107	3.49916e-05	4	4	0.015371	7010.0, 10266.0, 25960.0, 51176.0
GO:0072105	BP	e	ureteric peristalsis	2/175	2/29107	3.59424e-05	8	2	0.015371	6909.0, 6926.0
GO:0060856	BP	e	establishment of blood-brain barrier	2/175	2/29107	3.59424e-05	4	2	0.015371	51599.0, 84879.0
GO:0007155	BP	e	cell adhesion	12/175	488/29107	4.28996e-05	2	12	0.0177347	2013.0, 2022.0, 2050.0, 2335.0, 4059.0, 5239.0, 5420.0, 7148.0, 7450.0, 8578.0, 51162.0, 51294.0
GO:0010629	BP	e	negative regulation of gene expression	9/175	277/29107	4.89222e-05	6	9	0.019572	94.0, 947.0, 2022.0, 2624.0, 2852.0, 5155.0, 8140.0, 54625.0, 100506658.0
GO:0016055	BP	e	Wnt signaling pathway	7/175	161/29107	5.64225e-05	7	7	0.0208451	3090.0, 8313.0, 25960.0, 64321.0, 64359.0, 92162.0, 147111.0
GO:0009888	BP	e	tissue development	4/175	35/29107	5.71466e-05	3	4	0.0208451	3339.0, 3909.0, 3913.0, 10319.0
GO:0042311	BP	e	vasodilation	4/175	35/29107	5.71466e-05	7	4	0.0208451	2702.0, 2852.0, 3672.0, 10365.0
GO:0007166	BP	e	cell surface receptor signaling pathway	8/175	225/29107	6.91045e-05	5	8	0.0244867	682.0, 3953.0, 4881.0, 5745.0, 8764.0, 25960.0, 57211.0, 221395.0
GO:0035050	BP	e	embryonic heart tube development	3/175	14/29107	7.40618e-05	5	3	0.0251199	2296.0, 6909.0, 64321.0
GO:0001938	BP	e	positive regulation of endothelial cell proliferation	5/175	72/29107	7.49425e-05	7	5	0.0251199	94.0, 1893.0, 5155.0, 7010.0, 51162.0
GO:1905072	BP	e	cardiac jelly development	2/175	3/29107	0.0001074	4	2	0.0332994	6909.0, 6926.0
GO:0060596	BP	e	mammary placode formation	2/175	3/29107	0.0001074	4	2	0.0332994	6909.0, 6926.0
GO:0035793	BP	e	positive regulation of metanephric mesenchymal cell migration by platelet-derived growth factor receptor-beta signaling pathway	2/175	3/29107	0.0001074	11	2	0.0332994	5155.0, 5159.0
GO:0051145	BP	e	smooth muscle cell differentiation	3/175	16/29107	0.000112937	5	3	0.0341619	6909.0, 6926.0, 79652.0
GO:0014068	BP	e	positive regulation of phosphatidylinositol 3-kinase signaling	5/175	79/29107	0.000116696	8	5	0.0344585	2335.0, 2852.0, 5155.0, 5159.0, 7010.0
GO:0045944	BP	e	positive regulation of transcription by RNA polymerase II	18/175	1107/29107	0.000130527	11	18	0.0376465	94.0, 2022.0, 2034.0, 2078.0, 2113.0, 2122.0, 2295.0, 2296.0, 2313.0, 2624.0, 2852.0, 4005.0, 6926.0, 7026.0, 7547.0, 10365.0, 51176.0, 64321.0
GO:0001892	BP	e	embryonic placenta development	3/175	17/29107	0.000136532	5	3	0.0384833	2034.0, 2624.0, 5155.0
GO:0030282	BP	e	bone mineralization	4/175	44/29107	0.000142046	5	4	0.0391479	1278.0, 5745.0, 7123.0, 8313.0
GO:0001837	BP	e	epithelial to mesenchymal transition	4/175	45/29107	0.000155176	5	4	0.0418369	2022.0, 2295.0, 4855.0, 51176.0
GO:0003203	BP	e	endocardial cushion morphogenesis	3/175	18/29107	0.000163114	5	3	0.0430414	94.0, 2022.0, 6909.0
GO:0010718	BP	e	positive regulation of epithelial to mesenchymal transition	4/175	47/29107	0.000184035	6	4	0.04755	2296.0, 7048.0, 8313.0, 51176.0
GO:0062023	CC	e	collagen-containing extracellular matrix	22/175	374/29107	1.11854e-15	4	22	1.95968e-12	2.0, 1278.0, 1286.0, 1893.0, 2335.0, 3339.0, 3909.0, 3913.0, 4059.0, 4148.0, 5155.0, 7123.0, 7148.0, 7450.0, 51162.0, 64129.0, 79812.0, 79875.0, 83872.0, 127435.0, 161198.0, 340706.0
GO:0005886	CC	e	plasma membrane	70/175	4502/29107	3.67835e-15	3	70	3.22224e-12	94.0, 249.0, 290.0, 306.0, 682.0, 762.0, 857.0, 947.0, 1832.0, 2013.0, 2022.0, 2050.0, 2687.0, 2852.0, 3105.0, 3106.0, 3134.0, 3339.0, 3672.0, 3710.0, 3880.0, 4059.0, 4430.0, 4641.0, 4855.0, 4881.0, 5159.0, 5243.0, 5420.0, 5745.0, 5787.0, 6513.0, 6539.0, 6541.0, 7010.0, 7048.0, 8140.0, 8436.0, 8578.0, 8764.0, 9429.0, 10266.0, 10867.0, 25960.0, 51294.0, 51599.0, 51705.0, 54538.0, 54625.0, 54852.0,…
GO:0070062	CC	e	extracellular exosome	42/175	2169/29107	8.43574e-12	6	42	4.92647e-09	2.0, 249.0, 290.0, 306.0, 682.0, 762.0, 1278.0, 1832.0, 1893.0, 2050.0, 2335.0, 3105.0, 3106.0, 3339.0, 3373.0, 3672.0, 3880.0, 3909.0, 3913.0, 4059.0, 4430.0, 4641.0, 5243.0, 5327.0, 5420.0, 6513.0, 7123.0, 7148.0, 7450.0, 8140.0, 22837.0, 23224.0, 51294.0, 51599.0, 53405.0, 54538.0, 56920.0, 64129.0, 79812.0, 79875.0, 83872.0, 340706.0
GO:0005887	CC	e	integral component of plasma membrane	32/175	1413/29107	8.5244e-11	4	32	3.73369e-08	94.0, 682.0, 857.0, 947.0, 2050.0, 2702.0, 2852.0, 3105.0, 3106.0, 3710.0, 4059.0, 4855.0, 5159.0, 5420.0, 5745.0, 5787.0, 6513.0, 6539.0, 6541.0, 7010.0, 7048.0, 7075.0, 10266.0, 10867.0, 51294.0, 56920.0, 57194.0, 57211.0, 84879.0, 92745.0, 196883.0, 254228.0
GO:0043235	CC	e	receptor complex	13/175	209/29107	4.91035e-10	2	13	1.72059e-07	94.0, 2022.0, 2050.0, 3710.0, 3953.0, 4881.0, 5159.0, 5745.0, 5787.0, 7010.0, 7048.0, 7075.0, 10266.0
GO:0016324	CC	e	apical plasma membrane	16/175	358/29107	6.102e-10	4	16	1.78178e-07	762.0, 947.0, 2013.0, 2335.0, 5159.0, 5243.0, 5420.0, 5745.0, 6513.0, 6541.0, 7010.0, 8140.0, 9429.0, 53405.0, 153562.0, 100506658.0
GO:0005604	CC	e	basement membrane	9/175	85/29107	2.32237e-09	5	9	5.70712e-07	1286.0, 2335.0, 3339.0, 3909.0, 3913.0, 10319.0, 79812.0, 83872.0, 340706.0
GO:0009986	CC	e	cell surface	19/175	581/29107	2.60599e-09	2	19	5.70712e-07	94.0, 762.0, 2013.0, 2022.0, 3105.0, 3106.0, 3134.0, 3672.0, 4855.0, 5155.0, 5159.0, 5243.0, 5327.0, 7010.0, 10266.0, 25960.0, 51162.0, 57211.0, 221395.0
GO:0005576	CC	e	extracellular region	31/175	1854/29107	2.04405e-07	2	31	3.97909e-05	2.0, 249.0, 1278.0, 1286.0, 1893.0, 1953.0, 2050.0, 2335.0, 3339.0, 3909.0, 3913.0, 3953.0, 4059.0, 4148.0, 4855.0, 5155.0, 5327.0, 6948.0, 7010.0, 7123.0, 7148.0, 7450.0, 10319.0, 51162.0, 51705.0, 57493.0, 64129.0, 79742.0, 80833.0, 147111.0, 169611.0
GO:0009897	CC	e	external side of plasma membrane	12/175	320/29107	6.01733e-07	3	12	0.000105424	290.0, 947.0, 2022.0, 3134.0, 3672.0, 3953.0, 4059.0, 7048.0, 8764.0, 57493.0, 153579.0, 161198.0
GO:0016021	CC	e	integral component of membrane	45/175	3525/29107	9.94113e-07	3	45	0.000158335	290.0, 2013.0, 2022.0, 2687.0, 3429.0, 3953.0, 4881.0, 5243.0, 6513.0, 6539.0, 7048.0, 8140.0, 8578.0, 8764.0, 9429.0, 9536.0, 10186.0, 23224.0, 25960.0, 51599.0, 51705.0, 54538.0, 54852.0, 55808.0, 57194.0, 57211.0, 57493.0, 57523.0, 79652.0, 80704.0, 84879.0, 90952.0, 92162.0, 115330.0, 116159.0, 116441.0, 153562.0, 153579.0, 161198.0, 170575.0, 221395.0, 255488.0, 338596.0, 375033.0, 100506658…
GO:0016323	CC	e	basolateral plasma membrane	10/175	228/29107	1.32256e-06	4	10	0.000193093	682.0, 1832.0, 3953.0, 5155.0, 5745.0, 6513.0, 6541.0, 7010.0, 8140.0, 153562.0
GO:0045121	CC	e	membrane raft	10/175	240/29107	2.09771e-06	4	10	0.000264993	682.0, 857.0, 2013.0, 3672.0, 4641.0, 5420.0, 7010.0, 7048.0, 8436.0, 9429.0
GO:0098591	CC	e	external side of apical plasma membrane	3/175	5/29107	2.11752e-06	4	3	0.000264993	5243.0, 8140.0, 9429.0
GO:0031012	CC	e	extracellular matrix	10/175	245/29107	2.52243e-06	3	10	0.00029462	249.0, 1278.0, 1286.0, 1893.0, 2335.0, 4148.0, 7148.0, 7450.0, 10319.0, 169611.0
GO:0005925	CC	e	focal adhesion	12/175	418/29107	9.39288e-06	5	12	0.00102852	682.0, 857.0, 2022.0, 3339.0, 3672.0, 5159.0, 5239.0, 7010.0, 10867.0, 23224.0, 55679.0, 90102.0
GO:0009925	CC	e	basal plasma membrane	5/175	48/29107	1.03036e-05	4	5	0.00106187	947.0, 4641.0, 6541.0, 7010.0, 8140.0
GO:0042612	CC	e	MHC class I protein complex	3/175	8/29107	1.17013e-05	5	3	0.00113892	3105.0, 3106.0, 3134.0
GO:0005737	CC	e	cytoplasm	50/175	4724/29107	4.77235e-05	2	50	0.00440061	290.0, 306.0, 843.0, 947.0, 1832.0, 2013.0, 2078.0, 2113.0, 2624.0, 2852.0, 3373.0, 3710.0, 4430.0, 4641.0, 5155.0, 5159.0, 5327.0, 5420.0, 5745.0, 7010.0, 7123.0, 7547.0, 8313.0, 8436.0, 9411.0, 10266.0, 10750.0, 22899.0, 23224.0, 27284.0, 29775.0, 29995.0, 51176.0, 54625.0, 54873.0, 55679.0, 57211.0, 57716.0, 64411.0, 80833.0, 84632.0, 115677.0, 126282.0, 127435.0, 152273.0, 153562.0, 196883.0,…
GO:0000139	CC	e	Golgi membrane	13/175	587/29107	5.99102e-05	5	13	0.00524813	682.0, 857.0, 2013.0, 2852.0, 3105.0, 3106.0, 3134.0, 4855.0, 5155.0, 6513.0, 55808.0, 170575.0, 338596.0
GO:0045177	CC	e	apical part of cell	5/175	72/29107	7.49425e-05	2	5	0.00625235	2013.0, 3710.0, 4430.0, 5327.0, 221395.0
GO:0005615	CC	e	extracellular space	24/175	1708/29107	0.000118821	2	24	0.00946245	2.0, 290.0, 1278.0, 1286.0, 1893.0, 2022.0, 2335.0, 3134.0, 3339.0, 3373.0, 4242.0, 5155.0, 5327.0, 5420.0, 6948.0, 7123.0, 7148.0, 7450.0, 51162.0, 56920.0, 64129.0, 79812.0, 127435.0, 340706.0
GO:0014704	CC	e	intercalated disc	4/175	45/29107	0.000155176	6	4	0.0118204	1832.0, 2702.0, 5239.0, 6513.0
GO:0016020	CC	e	membrane	27/175	2121/29107	0.000197133	2	27	0.0143907	249.0, 306.0, 682.0, 762.0, 857.0, 1832.0, 3105.0, 3106.0, 3134.0, 3672.0, 3710.0, 4641.0, 5159.0, 5243.0, 6513.0, 6541.0, 8140.0, 9536.0, 10186.0, 10319.0, 10750.0, 51599.0, 54625.0, 54873.0, 80833.0, 196883.0, 375033.0
GO:0005667	CC	e	transcription regulator complex	7/175	199/29107	0.000210855	2	7	0.0144169	2034.0, 2295.0, 2624.0, 4005.0, 6909.0, 51176.0, 64321.0
GO:0061689	CC	e	tricellular tight junction	2/175	4/29107	0.000213949	6	2	0.0144169	51599.0, 153562.0
GO:0042383	CC	e	sarcolemma	5/175	101/29107	0.000368773	4	5	0.0239293	682.0, 857.0, 3880.0, 5239.0, 6513.0
GO:0031966	CC	e	mitochondrial membrane	5/175	111/29107	0.000568611	4	5	0.0355788	249.0, 2852.0, 3429.0, 9429.0, 255488.0
GO:0071556	CC	e	integral component of lumenal side of endoplasmic reticulum membrane	3/175	28/29107	0.000626551	6	3	0.0378523	3105.0, 3106.0, 3134.0
GO:0031093	CC	e	platelet alpha granule lumen	4/175	67/29107	0.000720347	7	4	0.0420683	2.0, 2335.0, 5155.0, 7450.0
GO:0005911	CC	e	cell-cell junction	6/175	180/29107	0.000794573	4	6	0.0449062	7010.0, 51294.0, 55679.0, 57493.0, 90952.0, 100506658.0
GO:0005515	MF	e	protein binding	124/175	12418/29107	7.01914e-14	2	124	3.10035e-10	2.0, 94.0, 249.0, 682.0, 762.0, 843.0, 857.0, 947.0, 1278.0, 1832.0, 1893.0, 1953.0, 2013.0, 2022.0, 2034.0, 2050.0, 2078.0, 2113.0, 2122.0, 2296.0, 2313.0, 2335.0, 2624.0, 2702.0, 2852.0, 3090.0, 3105.0, 3106.0, 3134.0, 3339.0, 3397.0, 3429.0, 3672.0, 3710.0, 3880.0, 3913.0, 3953.0, 4005.0, 4059.0, 4148.0, 4430.0, 4641.0, 4855.0, 5155.0, 5159.0, 5243.0, 5327.0, 5420.0, 5745.0, 5787.0, 6513.0, 65…
GO:0005201	MF	e	extracellular matrix structural constituent	13/175	137/29107	2.39353e-12	2	13	5.28611e-09	1278.0, 1286.0, 1893.0, 2335.0, 3909.0, 3913.0, 4148.0, 7148.0, 7450.0, 64129.0, 79812.0, 79875.0, 83872.0
GO:0005518	MF	e	collagen binding	7/175	66/29107	1.45437e-07	3	7	0.000214131	2335.0, 3672.0, 5155.0, 7148.0, 7450.0, 57211.0, 127435.0
GO:0005102	MF	e	signaling receptor binding	13/175	357/29107	2.81752e-07	3	13	0.000311125	2.0, 857.0, 2335.0, 3105.0, 3106.0, 3134.0, 3672.0, 4641.0, 5159.0, 5327.0, 51162.0, 56920.0, 153579.0
GO:0003700	MF	e	DNA-binding transcription factor activity	13/175	444/29107	3.19295e-06	2	13	0.00282065	2113.0, 2122.0, 2295.0, 2296.0, 2307.0, 2313.0, 2624.0, 3090.0, 7026.0, 7547.0, 10365.0, 51176.0, 167465.0
GO:0042605	MF	e	peptide antigen binding	4/175	24/29107	1.22116e-05	4	4	0.00770552	3105.0, 3106.0, 3134.0, 8140.0
GO:0043236	MF	e	laminin binding	4/175	24/29107	1.22116e-05	3	4	0.00770552	1893.0, 4059.0, 57211.0, 64129.0
GO:0005024	MF	e	transforming growth factor beta-activated receptor activity	3/175	9/29107	1.74742e-05	8	3	0.00855626	94.0, 2022.0, 7048.0
GO:0001228	MF	e	DNA-binding transcription activator activity, RNA polymerase II-specific	12/175	446/29107	1.78714e-05	4	12	0.00855626	2034.0, 2078.0, 2113.0, 2122.0, 2295.0, 2296.0, 2313.0, 2624.0, 6926.0, 7547.0, 51176.0, 64321.0
GO:0043565	MF	e	sequence-specific DNA binding	9/175	246/29107	1.93712e-05	5	9	0.00855626	2034.0, 2295.0, 2296.0, 3090.0, 6909.0, 6926.0, 7026.0, 7547.0, 51176.0
GO:0048407	MF	e	platelet-derived growth factor binding	3/175	11/29107	3.40213e-05	4	3	0.0136611	1278.0, 5155.0, 5159.0
GO:0048185	MF	e	activin binding	3/175	15/29107	9.21682e-05	3	3	0.0331055	94.0, 2022.0, 7048.0
GO:0015171	MF	e	amino acid transmembrane transporter activity	4/175	40/29107	9.74353e-05	5	4	0.0331055	6539.0, 6541.0, 8140.0, 92745.0
GO:0046977	MF	e	TAP binding	2/175	3/29107	0.0001074	3	2	0.0338847	3105.0, 3106.0
