## Supplementary material for "Transcriptional and genetic sex differences for schizophrenia across the dorsolateral prefrontal cortex, hippocampus, and caudate nucleus": Data S4: GO_analysis_module_darkred.xlsx

### Sheet: Sheet1
GO	NS	enrichment	name	ratio_in_study	ratio_in_pop	p_uncorrected	depth	study_count	p_fdr_bh	study_items
GO:0060271	BP	e	cilium assembly	10/198	206/29107	1.61861e-06	7	10	0.020074	4750.0, 22873.0, 25814.0, 27241.0, 51057.0, 79582.0, 80321.0, 125488.0, 132320.0, 285331.0
GO:0006468	BP	e	protein phosphorylation	14/198	460/29107	3.61811e-06	7	14	0.0224359	92.0, 2868.0, 4750.0, 5257.0, 5747.0, 7443.0, 8621.0, 9989.0, 10000.0, 10114.0, 23515.0, 26750.0, 27347.0, 344387.0
GO:0005654	CC	e	nucleoplasm	57/198	3805/29107	4.32777e-09	2	57	7.58225e-06	571.0, 580.0, 1763.0, 1998.0, 2187.0, 4331.0, 4437.0, 4482.0, 4750.0, 4775.0, 5001.0, 5689.0, 5917.0, 5932.0, 6599.0, 7443.0, 7468.0, 7690.0, 8464.0, 8505.0, 8621.0, 8732.0, 9584.0, 10048.0, 10656.0, 11124.0, 22828.0, 22873.0, 23026.0, 23253.0, 23269.0, 23314.0, 23515.0, 23522.0, 26054.0, 27347.0, 29072.0, 50507.0, 51317.0, 51535.0, 51720.0, 54454.0, 54856.0, 55164.0, 55297.0, 55671.0, 56311.0, 6…
GO:0005829	CC	e	cytosol	64/198	5293/29107	1.69644e-06	2	64	0.00148608	571.0, 987.0, 1806.0, 1998.0, 2585.0, 2620.0, 2868.0, 3382.0, 4482.0, 4750.0, 4775.0, 5001.0, 5095.0, 5257.0, 5533.0, 5607.0, 5689.0, 5747.0, 5917.0, 6491.0, 7443.0, 7840.0, 8505.0, 8621.0, 10048.0, 10114.0, 10260.0, 10806.0, 11069.0, 11124.0, 22873.0, 22999.0, 23253.0, 23318.0, 23639.0, 25814.0, 26054.0, 26091.0, 27010.0, 27241.0, 27347.0, 51535.0, 54511.0, 55125.0, 55132.0, 55164.0, 55297.0, 55…
GO:0005634	CC	e	nucleus	64/198	5386/29107	3.21188e-06	5	64	0.00187574	473.0, 571.0, 580.0, 1456.0, 1763.0, 1998.0, 4437.0, 4750.0, 4775.0, 5001.0, 5607.0, 5689.0, 5747.0, 5917.0, 5932.0, 6599.0, 7443.0, 7468.0, 8464.0, 8505.0, 8621.0, 8732.0, 9205.0, 9425.0, 10000.0, 10048.0, 10114.0, 10260.0, 10656.0, 11101.0, 11124.0, 22828.0, 22873.0, 23522.0, 26054.0, 29072.0, 50507.0, 51710.0, 51720.0, 54212.0, 54454.0, 54811.0, 54823.0, 54856.0, 55132.0, 55552.0, 55833.0, 569…
GO:0005814	CC	e	centriole	7/198	144/29107	6.06824e-05	5	7	0.0265789	6491.0, 7840.0, 10806.0, 22873.0, 55125.0, 132320.0, 145508.0
GO:0034451	CC	e	centriolar satellite	6/198	107/29107	9.38511e-05	2	6	0.0328854	4750.0, 9584.0, 10806.0, 22873.0, 27241.0, 285331.0
GO:0005524	MF	e	ATP binding	31/198	1458/29107	1.73573e-08	8	31	7.66672e-05	92.0, 1456.0, 1763.0, 2585.0, 2868.0, 4437.0, 4750.0, 5001.0, 5095.0, 5607.0, 5747.0, 5917.0, 7443.0, 8621.0, 8732.0, 10000.0, 10114.0, 23026.0, 23078.0, 26750.0, 27010.0, 27347.0, 54454.0, 54802.0, 54822.0, 127602.0, 136332.0, 221264.0, 343450.0, 344387.0, 374868.0
GO:0046872	MF	e	metal ion binding	34/198	2297/29107	1.53025e-05	4	34	0.0279695	92.0, 280.0, 580.0, 1763.0, 1806.0, 4750.0, 5095.0, 5533.0, 5607.0, 7468.0, 7690.0, 22873.0, 22999.0, 23522.0, 29072.0, 51317.0, 51710.0, 51720.0, 54511.0, 54811.0, 54822.0, 55454.0, 55552.0, 64283.0, 64326.0, 80816.0, 80895.0, 126069.0, 147686.0, 170958.0, 171019.0, 200558.0, 642280.0, 100129842.0
GO:0004674	MF	e	protein serine/threonine kinase activity	12/198	396/29107	1.89967e-05	6	12	0.0279695	92.0, 1456.0, 4750.0, 5607.0, 7443.0, 8621.0, 10000.0, 10114.0, 26750.0, 27347.0, 54822.0, 344387.0
GO:0106310	MF	e	protein serine kinase activity	11/198	359/29107	3.83926e-05	6	11	0.042395	1456.0, 4750.0, 5607.0, 7443.0, 8621.0, 10000.0, 10114.0, 26750.0, 27347.0, 54822.0, 344387.0
GO:0046975	MF	e	histone methyltransferase activity (H3-K36 specific)	3/198	11/29107	4.91405e-05	9	3	0.0434108	7468.0, 29072.0, 84193.0
