## Supplementary material for "Transcriptional and genetic sex differences for schizophrenia across the dorsolateral prefrontal cortex, hippocampus, and caudate nucleus": Data S4: GO_analysis_module_darkturquoise.xlsx

### Sheet: Sheet1
GO	NS	enrichment	name	ratio_in_study	ratio_in_pop	p_uncorrected	depth	study_count	p_fdr_bh	study_items
GO:0016567	BP	e	protein ubiquitination	15/203	479/29107	1.5493e-06	9	15	0.0192144	330.0, 5930.0, 6400.0, 8239.0, 8450.0, 8452.0, 10299.0, 23304.0, 51132.0, 55832.0, 55975.0, 80204.0, 115426.0, 197131.0, 284996.0
GO:0006281	BP	e	DNA repair	10/203	235/29107	6.53087e-06	7	10	0.0402817	546.0, 9320.0, 23047.0, 23049.0, 23244.0, 26122.0, 54891.0, 55183.0, 56946.0, 133746.0
GO:0006974	BP	e	cellular response to DNA damage stimulus	10/203	246/29107	9.744e-06	4	10	0.0402817	1106.0, 5930.0, 8450.0, 9320.0, 23064.0, 23137.0, 25836.0, 51322.0, 55183.0, 253461.0
GO:0005829	CC	e	cytosol	91/203	5293/29107	1.76262e-18	2	91	3.08812e-15	164.0, 330.0, 1122.0, 1656.0, 2058.0, 2673.0, 2803.0, 3183.0, 3658.0, 3836.0, 4012.0, 4076.0, 4154.0, 4649.0, 4659.0, 4925.0, 5108.0, 5291.0, 5529.0, 5903.0, 5926.0, 5930.0, 5966.0, 6654.0, 6789.0, 6885.0, 7110.0, 7342.0, 8239.0, 8450.0, 8452.0, 8833.0, 8887.0, 9320.0, 9520.0, 9685.0, 9748.0, 9931.0, 9972.0, 10009.0, 10087.0, 10142.0, 10427.0, 10565.0, 10910.0, 11168.0, 22822.0, 22862.0, 23047.0,…
GO:0005654	CC	e	nucleoplasm	75/203	3805/29107	5.5316e-18	2	75	3.76114e-15	330.0, 546.0, 1122.0, 1665.0, 1859.0, 2803.0, 3183.0, 3836.0, 4154.0, 4659.0, 5291.0, 5903.0, 5926.0, 5966.0, 6594.0, 6789.0, 6879.0, 7342.0, 8450.0, 8452.0, 8554.0, 9194.0, 9320.0, 9330.0, 9685.0, 9877.0, 9972.0, 10009.0, 10087.0, 10565.0, 10762.0, 11168.0, 22822.0, 23047.0, 23049.0, 23064.0, 23137.0, 23244.0, 23451.0, 25836.0, 27125.0, 27332.0, 29110.0, 51132.0, 51230.0, 51322.0, 54700.0, 54812…
GO:0005634	CC	e	nucleus	91/203	5386/29107	6.44031e-18	5	91	3.76114e-15	102.0, 330.0, 546.0, 1106.0, 1122.0, 1656.0, 1665.0, 1859.0, 3183.0, 3836.0, 4154.0, 5291.0, 5529.0, 5926.0, 5930.0, 5966.0, 5991.0, 6594.0, 6741.0, 6789.0, 6885.0, 7110.0, 7342.0, 7587.0, 8239.0, 8452.0, 8554.0, 8899.0, 9147.0, 9320.0, 9520.0, 9659.0, 9931.0, 9991.0, 10009.0, 10910.0, 11168.0, 22822.0, 22847.0, 22887.0, 23047.0, 23049.0, 23064.0, 23137.0, 23172.0, 23244.0, 23304.0, 23394.0, 2345…
GO:0005737	CC	e	cytoplasm	71/203	4724/29107	7.6456e-11	2	71	3.34877e-08	102.0, 164.0, 330.0, 889.0, 1122.0, 1656.0, 1859.0, 2058.0, 2803.0, 3658.0, 3836.0, 4012.0, 4076.0, 4139.0, 4154.0, 4659.0, 5108.0, 5291.0, 5529.0, 5903.0, 6654.0, 6741.0, 6789.0, 6879.0, 7976.0, 8239.0, 8452.0, 9213.0, 9520.0, 9659.0, 9666.0, 9748.0, 9750.0, 9786.0, 23049.0, 23064.0, 23137.0, 23172.0, 23304.0, 23394.0, 23596.0, 26019.0, 26953.0, 27332.0, 29110.0, 50618.0, 51132.0, 54874.0, 55103…
GO:0005794	CC	e	Golgi apparatus	22/203	988/29107	1.78275e-06	5	22	0.000624675	102.0, 164.0, 2803.0, 4925.0, 7110.0, 8452.0, 9213.0, 9659.0, 9685.0, 10087.0, 10142.0, 10565.0, 22862.0, 23271.0, 27032.0, 54812.0, 55832.0, 57120.0, 79925.0, 81555.0, 84912.0, 137886.0
GO:0005813	CC	e	centrosome	15/203	527/29107	4.94558e-06	3	15	0.00144411	4659.0, 5108.0, 5930.0, 8452.0, 9659.0, 9786.0, 10142.0, 23172.0, 23271.0, 23473.0, 29922.0, 50618.0, 57679.0, 126731.0, 153241.0
GO:0016607	CC	e	nuclear speck	13/203	411/29107	7.04528e-06	3	13	0.00176333	1665.0, 1859.0, 5930.0, 8554.0, 8899.0, 9320.0, 23137.0, 23451.0, 27332.0, 51322.0, 57187.0, 57703.0, 79882.0
GO:0005783	CC	e	endoplasmic reticulum	21/203	1036/29107	1.29542e-05	5	21	0.00283696	4925.0, 6400.0, 7110.0, 10299.0, 10613.0, 11320.0, 23200.0, 27032.0, 29761.0, 30001.0, 51669.0, 54431.0, 66036.0, 79071.0, 80055.0, 81555.0, 84912.0, 137886.0, 154807.0, 201595.0, 286410.0
GO:0016020	CC	e	membrane	33/203	2121/29107	1.50992e-05	2	33	0.00293932	102.0, 164.0, 1362.0, 1656.0, 2058.0, 3183.0, 4012.0, 4076.0, 5108.0, 5291.0, 5903.0, 8239.0, 8452.0, 9685.0, 9931.0, 9972.0, 10299.0, 10730.0, 22862.0, 23200.0, 27032.0, 30001.0, 54431.0, 55832.0, 57120.0, 57679.0, 64895.0, 66036.0, 80155.0, 89782.0, 114882.0, 201595.0, 284996.0
GO:0000781	CC	e	chromosome, telomeric region	8/203	160/29107	1.75802e-05	3	8	0.00308005	546.0, 6741.0, 23064.0, 23137.0, 23347.0, 55183.0, 57187.0, 80351.0
GO:0031965	CC	e	nuclear membrane	9/203	233/29107	4.06632e-05	4	9	0.00645426	5108.0, 5903.0, 9330.0, 9972.0, 10762.0, 51230.0, 55183.0, 114882.0, 286205.0
GO:0005802	CC	e	trans-Golgi network	8/203	182/29107	4.42072e-05	4	8	0.00645426	102.0, 2803.0, 10565.0, 23200.0, 27032.0, 55088.0, 81555.0, 286410.0
GO:0005694	CC	e	chromosome	8/203	198/29107	7.99222e-05	5	8	0.0107711	5930.0, 8899.0, 23047.0, 23244.0, 55035.0, 55777.0, 80204.0, 253461.0
GO:0031461	CC	e	cullin-RING ubiquitin ligase complex	3/203	14/29107	0.000114961	5	3	0.0139213	8450.0, 8452.0, 55832.0
GO:0000151	CC	e	ubiquitin ligase complex	6/203	109/29107	0.000119189	4	6	0.0139213	10910.0, 23304.0, 55832.0, 79184.0, 80204.0, 197131.0
GO:0005515	MF	e	protein binding	158/203	12418/29107	1.70144e-24	2	158	7.51525e-21	102.0, 164.0, 330.0, 546.0, 889.0, 1106.0, 1656.0, 1665.0, 1859.0, 2058.0, 2803.0, 3183.0, 3454.0, 3658.0, 3836.0, 4012.0, 4076.0, 4139.0, 4154.0, 4649.0, 4659.0, 4925.0, 5108.0, 5291.0, 5529.0, 5903.0, 5930.0, 5966.0, 5991.0, 6400.0, 6489.0, 6594.0, 6654.0, 6741.0, 6789.0, 6879.0, 6885.0, 7110.0, 7342.0, 7976.0, 8239.0, 8450.0, 8452.0, 8554.0, 8825.0, 8887.0, 8899.0, 9194.0, 9320.0, 9330.0, 9659…
GO:0003723	MF	e	RNA binding	35/203	1389/29107	3.92682e-11	4	35	8.67238e-08	1106.0, 1656.0, 1665.0, 3183.0, 3658.0, 4076.0, 4154.0, 5903.0, 5930.0, 6741.0, 8899.0, 9666.0, 9877.0, 9931.0, 9991.0, 10884.0, 11168.0, 22862.0, 23049.0, 23064.0, 23451.0, 26019.0, 27332.0, 54726.0, 55035.0, 55623.0, 57703.0, 64062.0, 64895.0, 79670.0, 79882.0, 80155.0, 81627.0, 85313.0, 389677.0
GO:0005524	MF	e	ATP binding	29/203	1458/29107	3.70858e-07	8	29	0.000546027	546.0, 1106.0, 1656.0, 1665.0, 1859.0, 2058.0, 4139.0, 4649.0, 5291.0, 6594.0, 6789.0, 6885.0, 8833.0, 8899.0, 9748.0, 9931.0, 10730.0, 23049.0, 23064.0, 23137.0, 23200.0, 23347.0, 27032.0, 29110.0, 29922.0, 64895.0, 65267.0, 146057.0, 286410.0
GO:0046872	MF	e	metal ion binding	38/203	2297/29107	5.5915e-07	4	38	0.000617441	102.0, 330.0, 546.0, 3658.0, 4154.0, 4649.0, 5903.0, 7587.0, 8887.0, 9666.0, 9877.0, 9931.0, 9972.0, 10009.0, 10730.0, 11320.0, 22847.0, 23049.0, 27032.0, 29922.0, 51132.0, 51230.0, 54904.0, 64062.0, 64895.0, 79184.0, 79882.0, 80351.0, 81627.0, 89782.0, 115426.0, 158399.0, 158586.0, 196441.0, 201595.0, 253461.0, 261729.0, 284996.0
GO:0004842	MF	e	ubiquitin-protein transferase activity	10/203	230/29107	5.40471e-06	4	10	0.00477452	330.0, 5930.0, 6400.0, 8450.0, 8452.0, 9666.0, 10299.0, 51132.0, 80204.0, 115426.0
GO:0003677	MF	e	DNA binding	20/203	921/29107	7.80671e-06	4	20	0.00574704	546.0, 1106.0, 4925.0, 5926.0, 5991.0, 6594.0, 6654.0, 7110.0, 8554.0, 9330.0, 9972.0, 10142.0, 22847.0, 23047.0, 23064.0, 23347.0, 23394.0, 51230.0, 55193.0, 115426.0
GO:0061630	MF	e	ubiquitin protein ligase activity	11/203	302/29107	9.84767e-06	5	11	0.00621388	330.0, 5930.0, 8452.0, 9320.0, 9666.0, 10299.0, 23304.0, 51132.0, 115426.0, 197131.0, 284996.0
