## Supplementary material for "Transcriptional and genetic sex differences for schizophrenia across the dorsolateral prefrontal cortex, hippocampus, and caudate nucleus": Data S4: GO_analysis_module_green.xlsx

### Sheet: Sheet1
GO	NS	enrichment	name	ratio_in_study	ratio_in_pop	p_uncorrected	depth	study_count	p_fdr_bh	study_items
GO:0042552	BP	e	myelination	10/540	44/29107	6.26333e-09	4	10	7.76778e-05	3792.0, 4118.0, 4155.0, 5653.0, 8537.0, 10215.0, 51090.0, 55331.0, 83700.0, 256987.0
GO:0007417	BP	e	central nervous system development	14/540	138/29107	3.11326e-07	4	14	0.00193053	686.0, 2934.0, 4118.0, 4155.0, 4340.0, 4808.0, 5455.0, 5653.0, 6457.0, 7368.0, 55636.0, 60484.0, 65108.0, 92737.0
GO:0022010	BP	e	central nervous system myelination	5/540	13/29107	2.45519e-06	5	5	0.0101498	443.0, 3766.0, 4099.0, 5354.0, 6900.0
GO:0005886	CC	e	plasma membrane	145/540	4502/29107	9.67591e-12	3	145	1.69522e-08	391.0, 590.0, 825.0, 928.0, 950.0, 1267.0, 1318.0, 1368.0, 1604.0, 1902.0, 2065.0, 2263.0, 2346.0, 2770.0, 2861.0, 2934.0, 3249.0, 3306.0, 3673.0, 3766.0, 3792.0, 3920.0, 4036.0, 4040.0, 4099.0, 4155.0, 4233.0, 4340.0, 4642.0, 4643.0, 4756.0, 4891.0, 4974.0, 5010.0, 5027.0, 5046.0, 5168.0, 5305.0, 5334.0, 5337.0, 5354.0, 5358.0, 5376.0, 5588.0, 5638.0, 5663.0, 5789.0, 5796.0, 5962.0, 6422.0, 6444…
GO:0043209	CC	e	myelin sheath	9/540	29/29107	1.75389e-09	2	9	1.53641e-06	4099.0, 4155.0, 4642.0, 5354.0, 6900.0, 22933.0, 57165.0, 57471.0, 256987.0
GO:0005783	CC	e	endoplasmic reticulum	47/540	1036/29107	2.26944e-08	5	47	1.32535e-05	175.0, 323.0, 347.0, 666.0, 746.0, 957.0, 2861.0, 3433.0, 3638.0, 4036.0, 4040.0, 4118.0, 4864.0, 5046.0, 5653.0, 5663.0, 6319.0, 7368.0, 7405.0, 7444.0, 8612.0, 9897.0, 10351.0, 10404.0, 11145.0, 11342.0, 23120.0, 26022.0, 29956.0, 51114.0, 54463.0, 56246.0, 56895.0, 57458.0, 64834.0, 79031.0, 79152.0, 79644.0, 79956.0, 84899.0, 144811.0, 158747.0, 160335.0, 253832.0, 283999.0, 286827.0, 768206.0
GO:0043218	CC	e	compact myelin	4/540	4/29107	1.17176e-07	2	4	4.13959e-05	4099.0, 4155.0, 5376.0, 51090.0
GO:0016021	CC	e	integral component of membrane	108/540	3525/29107	1.18139e-07	3	108	4.13959e-05	666.0, 746.0, 950.0, 2123.0, 2263.0, 2329.0, 2705.0, 3249.0, 3792.0, 4036.0, 4040.0, 4118.0, 4233.0, 4340.0, 4864.0, 5010.0, 5376.0, 5663.0, 5796.0, 6319.0, 6444.0, 6484.0, 7039.0, 7368.0, 7444.0, 8291.0, 8612.0, 8869.0, 9341.0, 9725.0, 10351.0, 10826.0, 11046.0, 11145.0, 11226.0, 11342.0, 23446.0, 23632.0, 23671.0, 26022.0, 28513.0, 29956.0, 51090.0, 51114.0, 53637.0, 54933.0, 55314.0, 55331.0, …
GO:0009986	CC	e	cell surface	31/540	581/29107	1.84978e-07	2	31	5.40135e-05	1368.0, 1604.0, 1902.0, 2263.0, 2346.0, 2861.0, 3249.0, 3306.0, 3673.0, 4040.0, 4155.0, 4233.0, 4756.0, 4891.0, 5046.0, 5663.0, 5796.0, 6422.0, 6900.0, 7018.0, 7039.0, 7103.0, 9341.0, 23555.0, 26585.0, 55248.0, 56650.0, 64399.0, 115019.0, 143903.0, 342035.0
GO:0005874	CC	e	microtubule	20/540	298/29107	9.15444e-07	6	20	0.000229123	1393.0, 1781.0, 1783.0, 3925.0, 8632.0, 9053.0, 9638.0, 10397.0, 22933.0, 23303.0, 27130.0, 51673.0, 54820.0, 55755.0, 57509.0, 57698.0, 63971.0, 79739.0, 79929.0, 221458.0
GO:0033270	CC	e	paranode region of axon	5/540	12/29107	1.53432e-06	2	5	0.000336017	4099.0, 22933.0, 23303.0, 57165.0, 57471.0
GO:0005737	CC	e	cytoplasm	129/540	4724/29107	3.84852e-06	2	129	0.000733538	175.0, 323.0, 347.0, 666.0, 825.0, 950.0, 1028.0, 1073.0, 1267.0, 1373.0, 1610.0, 1755.0, 1781.0, 1902.0, 2070.0, 2246.0, 2252.0, 2263.0, 2346.0, 2770.0, 2861.0, 2934.0, 3092.0, 3306.0, 3433.0, 3925.0, 4099.0, 4642.0, 4643.0, 4678.0, 4752.0, 4891.0, 5027.0, 5334.0, 5358.0, 5629.0, 5653.0, 5794.0, 5860.0, 6444.0, 6457.0, 6642.0, 6870.0, 6888.0, 7298.0, 7405.0, 7444.0, 8502.0, 8537.0, 9087.0, 9134.…
GO:0016324	CC	e	apical plasma membrane	21/540	358/29107	4.18686e-06	4	21	0.000733538	928.0, 3249.0, 4036.0, 4118.0, 4891.0, 5337.0, 5663.0, 5794.0, 5962.0, 6558.0, 7018.0, 9341.0, 22802.0, 56302.0, 56650.0, 57477.0, 115019.0, 140803.0, 154043.0, 283999.0, 338328.0
GO:0009925	CC	e	basal plasma membrane	7/540	48/29107	2.77254e-05	4	7	0.00441591	2065.0, 4233.0, 6558.0, 7018.0, 9635.0, 26119.0, 57477.0
GO:0030669	CC	e	clathrin-coated endocytic vesicle membrane	8/540	69/29107	4.12713e-05	8	8	0.00602562	928.0, 950.0, 4036.0, 7018.0, 7039.0, 9341.0, 26119.0, 143425.0
GO:0005789	CC	e	endoplasmic reticulum membrane	37/540	974/29107	4.81044e-05	4	37	0.00648299	391.0, 666.0, 950.0, 2329.0, 2705.0, 2861.0, 3249.0, 3290.0, 3638.0, 5337.0, 5663.0, 6319.0, 7039.0, 7444.0, 8612.0, 9200.0, 10826.0, 11342.0, 23120.0, 26022.0, 29956.0, 51114.0, 51700.0, 55331.0, 56246.0, 56895.0, 57458.0, 64834.0, 79152.0, 79644.0, 79956.0, 125704.0, 154141.0, 158747.0, 160335.0, 221035.0, 286827.0
GO:0005912	CC	e	adherens junction	12/540	164/29107	6.00971e-05	5	12	0.00752073	4643.0, 5796.0, 5962.0, 8502.0, 9414.0, 10397.0, 11155.0, 23150.0, 28513.0, 29119.0, 57477.0, 84978.0
GO:0005887	CC	e	integral component of plasma membrane	48/540	1413/29107	6.53223e-05	4	48	0.00762964	928.0, 1318.0, 1902.0, 2065.0, 2263.0, 2346.0, 2861.0, 3249.0, 3766.0, 4099.0, 4233.0, 4756.0, 4815.0, 4864.0, 4891.0, 5027.0, 5638.0, 5663.0, 5789.0, 5794.0, 5796.0, 6558.0, 6579.0, 6870.0, 7103.0, 7222.0, 8549.0, 8612.0, 8869.0, 9635.0, 10165.0, 10507.0, 10512.0, 22802.0, 23555.0, 25780.0, 28232.0, 55248.0, 55503.0, 56302.0, 57556.0, 64399.0, 79905.0, 83700.0, 115019.0, 131096.0, 140803.0, 1587…
GO:0048471	CC	e	perinuclear region of cytoplasm	29/540	713/29107	9.88623e-05	2	29	0.0108254	347.0, 991.0, 1267.0, 2800.0, 3673.0, 4336.0, 4864.0, 4891.0, 5337.0, 5663.0, 7018.0, 7039.0, 8502.0, 8871.0, 9053.0, 9341.0, 10397.0, 11145.0, 11155.0, 11226.0, 22933.0, 23097.0, 25780.0, 51673.0, 55755.0, 57698.0, 79031.0, 253832.0, 256987.0
GO:0031902	CC	e	late endosome membrane	10/540	127/29107	0.000133755	7	10	0.0132293	950.0, 3920.0, 4864.0, 4891.0, 5337.0, 11342.0, 23120.0, 23555.0, 220972.0, 338382.0
GO:0045178	CC	e	basal part of cell	4/540	15/29107	0.000135917	2	4	0.0132293	3673.0, 4891.0, 5010.0, 7018.0
GO:0005794	CC	e	Golgi apparatus	36/540	988/29107	0.000154197	5	36	0.0142186	323.0, 666.0, 2252.0, 2263.0, 2800.0, 3092.0, 4036.0, 4040.0, 4756.0, 4864.0, 5337.0, 5663.0, 6642.0, 8549.0, 9363.0, 9516.0, 9638.0, 9770.0, 10404.0, 11046.0, 11221.0, 11226.0, 23604.0, 51114.0, 55755.0, 57509.0, 57584.0, 79695.0, 83700.0, 84084.0, 93377.0, 132720.0, 253832.0, 256987.0, 338382.0, 768206.0
GO:0005856	CC	e	cytoskeleton	19/540	401/29107	0.000206195	5	19	0.0180627	391.0, 3092.0, 4643.0, 6444.0, 8502.0, 8871.0, 9087.0, 9886.0, 10083.0, 11155.0, 23150.0, 29116.0, 29119.0, 55755.0, 57471.0, 65108.0, 84978.0, 85458.0, 122060.0
GO:0005902	CC	e	microvillus	7/540	67/29107	0.000241837	5	7	0.0201761	1267.0, 4642.0, 4643.0, 5962.0, 10083.0, 23303.0, 83700.0
GO:0005769	CC	e	early endosome	14/540	268/29107	0.000531606	8	14	0.0423352	323.0, 4040.0, 4642.0, 4891.0, 7018.0, 7405.0, 8291.0, 8612.0, 9341.0, 9897.0, 10617.0, 26119.0, 92737.0, 123606.0
GO:0005515	MF	e	protein binding	319/540	12418/29107	1.27389e-14	2	319	5.62677e-11	175.0, 272.0, 323.0, 347.0, 391.0, 443.0, 590.0, 666.0, 746.0, 825.0, 928.0, 950.0, 957.0, 991.0, 1028.0, 1073.0, 1267.0, 1318.0, 1373.0, 1393.0, 1604.0, 1610.0, 1755.0, 1781.0, 1902.0, 2065.0, 2070.0, 2123.0, 2235.0, 2246.0, 2252.0, 2263.0, 2329.0, 2444.0, 2549.0, 2705.0, 2770.0, 2800.0, 2819.0, 2861.0, 2934.0, 3092.0, 3249.0, 3306.0, 3344.0, 3433.0, 3440.0, 3447.0, 3628.0, 3638.0, 3673.0, 3766.…
GO:0051015	MF	e	actin filament binding	16/540	216/29107	3.17873e-06	5	16	0.00702023	1073.0, 2934.0, 3092.0, 4642.0, 4643.0, 5358.0, 10083.0, 22989.0, 29119.0, 57471.0, 57477.0, 57698.0, 65108.0, 79789.0, 83543.0, 114793.0
GO:0019911	MF	e	structural constituent of myelin sheath	4/540	9/29107	1.37093e-05	2	4	0.0201847	4118.0, 4155.0, 5354.0, 51090.0
