## Supplementary material for "Transcriptional and genetic sex differences for schizophrenia across the dorsolateral prefrontal cortex, hippocampus, and caudate nucleus": Data S4: GO_analysis_module_greenyellow.xlsx

### Sheet: Sheet1
GO	NS	enrichment	name	ratio_in_study	ratio_in_pop	p_uncorrected	depth	study_count	p_fdr_bh	study_items
GO:0014003	BP	e	oligodendrocyte development	7/394	24/29107	2.24093e-08	5	7	0.00027792	745.0, 4821.0, 6663.0, 11076.0, 55695.0, 79885.0, 118738.0
GO:0050790	BP	e	regulation of catalytic activity	21/394	426/29107	4.49851e-07	3	21	0.00278953	142.0, 392.0, 3993.0, 3996.0, 4650.0, 8787.0, 9138.0, 9181.0, 9267.0, 9644.0, 9649.0, 9855.0, 10435.0, 23677.0, 25894.0, 26030.0, 55114.0, 57636.0, 84464.0, 116987.0, 255426.0
GO:0051056	BP	e	regulation of small GTPase mediated signal transduction	10/394	115/29107	3.88904e-06	7	10	0.0160773	392.0, 4650.0, 9138.0, 9181.0, 25894.0, 26030.0, 57580.0, 57636.0, 58504.0, 84253.0
GO:0005886	CC	e	plasma membrane	96/394	4502/29107	4.31815e-06	3	96	0.00435498	20.0, 41.0, 100.0, 134.0, 135.0, 274.0, 322.0, 363.0, 933.0, 976.0, 999.0, 1785.0, 2317.0, 2318.0, 2696.0, 2900.0, 2913.0, 3728.0, 3790.0, 3993.0, 3996.0, 4092.0, 4162.0, 4868.0, 5025.0, 5158.0, 5256.0, 5287.0, 5365.0, 5818.0, 6522.0, 6536.0, 6575.0, 6997.0, 7007.0, 7442.0, 7508.0, 8292.0, 8398.0, 8437.0, 8605.0, 8787.0, 9026.0, 9127.0, 9138.0, 9223.0, 9267.0, 9649.0, 9651.0, 10278.0, 10435.0, 11…
GO:0005737	CC	e	cytoplasm	99/394	4724/29107	4.97143e-06	2	99	0.00435498	105.0, 274.0, 322.0, 392.0, 845.0, 933.0, 999.0, 1155.0, 1785.0, 1788.0, 1849.0, 2317.0, 2318.0, 2593.0, 3728.0, 3978.0, 3993.0, 3996.0, 4092.0, 4355.0, 4650.0, 5129.0, 5287.0, 5859.0, 6299.0, 7508.0, 7942.0, 8787.0, 8888.0, 9127.0, 9138.0, 9181.0, 9223.0, 9267.0, 9380.0, 9644.0, 9649.0, 9651.0, 9670.0, 9731.0, 9855.0, 9869.0, 9895.0, 10278.0, 10435.0, 10450.0, 11076.0, 11135.0, 11322.0, 22846.0,…
GO:0005829	CC	e	cytosol	105/394	5293/29107	3.10507e-05	2	105	0.0170391	100.0, 210.0, 274.0, 392.0, 745.0, 1155.0, 1785.0, 1849.0, 2317.0, 2318.0, 2593.0, 3728.0, 3790.0, 3835.0, 3991.0, 3993.0, 4092.0, 4174.0, 4296.0, 4650.0, 5210.0, 5256.0, 5287.0, 5435.0, 5859.0, 7442.0, 7508.0, 7942.0, 8398.0, 8437.0, 8605.0, 8888.0, 9026.0, 9138.0, 9181.0, 9267.0, 9380.0, 9644.0, 9710.0, 9715.0, 9855.0, 10435.0, 10450.0, 10535.0, 11076.0, 11135.0, 22882.0, 22897.0, 22905.0, 2304…
GO:0005856	CC	e	cytoskeleton	17/394	401/29107	3.89021e-05	5	17	0.0170391	274.0, 2166.0, 2318.0, 3728.0, 3996.0, 4355.0, 9026.0, 9181.0, 9855.0, 10435.0, 11135.0, 23048.0, 54961.0, 57475.0, 84173.0, 163782.0, 339855.0
GO:0005515	MF	e	protein binding	238/394	12418/29107	1.26913e-12	2	238	5.60576e-09	41.0, 100.0, 134.0, 135.0, 142.0, 274.0, 322.0, 363.0, 392.0, 617.0, 845.0, 933.0, 976.0, 999.0, 1155.0, 1298.0, 1302.0, 1307.0, 1785.0, 1788.0, 1849.0, 2055.0, 2166.0, 2200.0, 2317.0, 2318.0, 2593.0, 2696.0, 3728.0, 3835.0, 3991.0, 3993.0, 3996.0, 4047.0, 4092.0, 4174.0, 4296.0, 4355.0, 4595.0, 4650.0, 4784.0, 4821.0, 4838.0, 4868.0, 5025.0, 5129.0, 5154.0, 5184.0, 5210.0, 5256.0, 5287.0, 5365.0…
GO:0005096	MF	e	GTPase activator activity	14/394	256/29107	1.18652e-05	5	14	0.0262042	392.0, 3993.0, 3996.0, 4650.0, 8437.0, 8787.0, 10435.0, 55114.0, 55357.0, 57580.0, 57636.0, 58504.0, 84253.0, 116987.0
GO:0035241	MF	e	protein-arginine omega-N monomethyltransferase activity	3/394	5/29107	2.41231e-05	8	3	0.0355173	54496.0, 55170.0, 56341.0
