## Supplementary material for "Transcriptional and genetic sex differences for schizophrenia across the dorsolateral prefrontal cortex, hippocampus, and caudate nucleus": Data S4: GO_analysis_module_grey60.xlsx

### Sheet: Sheet1
GO	NS	enrichment	name	ratio_in_study	ratio_in_pop	p_uncorrected	depth	study_count	p_fdr_bh	study_items
GO:0032981	BP	e	mitochondrial respiratory chain complex I assembly	11/299	57/29107	1.35662e-11	8	11	1.08085e-07	4694.0, 4695.0, 4696.0, 4702.0, 4706.0, 4708.0, 4715.0, 4716.0, 4722.0, 54539.0, 55967.0
GO:0006412	BP	e	translation	17/299	195/29107	2.26857e-11	7	17	1.08085e-07	6166.0, 6181.0, 6192.0, 51081.0, 51264.0, 54460.0, 55052.0, 63875.0, 64960.0, 64979.0, 65003.0, 65005.0, 79590.0, 84545.0, 116832.0, 122704.0, 219927.0
GO:0006120	BP	e	mitochondrial electron transport, NADH to ubiquinone	10/299	45/29107	2.61454e-11	8	10	1.08085e-07	4694.0, 4695.0, 4696.0, 4702.0, 4706.0, 4708.0, 4715.0, 4716.0, 4722.0, 4726.0
GO:0010498	BP	e	proteasomal protein catabolic process	6/299	34/29107	1.17993e-06	7	6	0.00365838	5688.0, 5691.0, 5692.0, 5693.0, 5694.0, 10193.0
GO:0032543	BP	e	mitochondrial translation	6/299	37/29107	1.9875e-06	8	6	0.00492979	51081.0, 54460.0, 64960.0, 78988.0, 84545.0, 122704.0
GO:0006626	BP	e	protein targeting to mitochondrion	5/299	28/29107	8.9565e-06	8	5	0.0185131	10245.0, 26519.0, 51024.0, 56993.0, 100287932.0
GO:0015986	BP	e	ATP synthesis coupled proton transport	4/299	15/29107	1.36249e-05	12	4	0.0241394	516.0, 517.0, 518.0, 10476.0
GO:0000398	BP	e	mRNA splicing, via spliceosome	10/299	180/29107	1.84925e-05	11	10	0.028668	4809.0, 6631.0, 6633.0, 7919.0, 8896.0, 10465.0, 10907.0, 56339.0, 59286.0, 83443.0
GO:0005743	CC	e	mitochondrial inner membrane	49/299	404/29107	1.19906e-37	5	49	2.10076e-34	516.0, 521.0, 1329.0, 1340.0, 3396.0, 4694.0, 4695.0, 4696.0, 4702.0, 4706.0, 4708.0, 4715.0, 4716.0, 4722.0, 4726.0, 6390.0, 7388.0, 9377.0, 10245.0, 10476.0, 26519.0, 27089.0, 29796.0, 51081.0, 51264.0, 54460.0, 54539.0, 55052.0, 55967.0, 63875.0, 64432.0, 64960.0, 64978.0, 64979.0, 65003.0, 65005.0, 78988.0, 79590.0, 83858.0, 83985.0, 84311.0, 84545.0, 116541.0, 122704.0, 125988.0, 192286.0, 2…
GO:0005739	CC	e	mitochondrion	65/299	1307/29107	1.19802e-26	5	65	1.04947e-23	50.0, 402.0, 516.0, 521.0, 708.0, 1329.0, 1340.0, 2109.0, 2272.0, 3396.0, 4694.0, 4696.0, 4702.0, 4706.0, 4715.0, 4722.0, 5692.0, 6390.0, 7388.0, 8508.0, 10456.0, 10476.0, 11315.0, 25824.0, 26519.0, 27089.0, 29937.0, 51024.0, 51142.0, 51218.0, 51264.0, 54539.0, 55052.0, 55967.0, 56993.0, 57128.0, 63875.0, 64432.0, 64960.0, 64978.0, 64979.0, 65003.0, 65005.0, 78988.0, 79077.0, 79135.0, 79590.0, 79…
GO:0005762	CC	e	mitochondrial large ribosomal subunit	15/299	54/29107	6.35559e-18	6	15	3.71166e-15	3396.0, 51264.0, 55052.0, 63875.0, 64978.0, 64979.0, 65003.0, 65005.0, 78988.0, 79590.0, 84311.0, 84545.0, 116541.0, 122704.0, 219927.0
GO:0005747	CC	e	mitochondrial respiratory chain complex I	12/299	48/29107	5.54672e-14	6	12	2.42946e-11	4694.0, 4695.0, 4696.0, 4702.0, 4706.0, 4708.0, 4715.0, 4716.0, 4722.0, 4726.0, 54539.0, 55967.0
GO:0005654	CC	e	nucleoplasm	78/299	3805/29107	1.28803e-09	2	78	4.51325e-07	402.0, 403.0, 1020.0, 1032.0, 2029.0, 2091.0, 4706.0, 4738.0, 4809.0, 5303.0, 5438.0, 5688.0, 5691.0, 5692.0, 5693.0, 5694.0, 5702.0, 5710.0, 5982.0, 6192.0, 6390.0, 6612.0, 6631.0, 6633.0, 6827.0, 7389.0, 7919.0, 8106.0, 8270.0, 8294.0, 8360.0, 8367.0, 8409.0, 8896.0, 9270.0, 10016.0, 10302.0, 10379.0, 10465.0, 10467.0, 10907.0, 11267.0, 11315.0, 22927.0, 25906.0, 26013.0, 29086.0, 29098.0, 2909…
GO:0005829	CC	e	cytosol	97/299	5293/29107	2.48897e-09	2	97	7.26781e-07	50.0, 191.0, 402.0, 708.0, 1020.0, 1032.0, 1174.0, 1175.0, 1984.0, 2172.0, 2272.0, 2281.0, 2597.0, 2647.0, 2946.0, 3858.0, 4738.0, 4830.0, 4946.0, 5037.0, 5223.0, 5478.0, 5688.0, 5691.0, 5692.0, 5693.0, 5694.0, 5702.0, 5710.0, 6166.0, 6181.0, 6192.0, 6633.0, 7114.0, 7167.0, 7170.0, 7389.0, 8668.0, 8738.0, 9141.0, 9270.0, 9296.0, 10005.0, 10016.0, 10193.0, 10244.0, 10379.0, 10591.0, 10907.0, 10952…
GO:0005758	CC	e	mitochondrial intermembrane space	9/299	84/29107	2.11852e-07	6	9	5.30235e-05	402.0, 2647.0, 4702.0, 10063.0, 10456.0, 11315.0, 26519.0, 51142.0, 100287932.0
GO:0000502	CC	e	proteasome complex	7/299	53/29107	1.15745e-06	5	7	0.000253481	5688.0, 5691.0, 5692.0, 5693.0, 5694.0, 5702.0, 5710.0
GO:0005839	CC	e	proteasome core complex	5/299	20/29107	1.51137e-06	2	5	0.000294214	5688.0, 5691.0, 5692.0, 5693.0, 5694.0
GO:0000276	CC	e	mitochondrial proton-transporting ATP synthase complex, coupling factor F(o)	4/299	10/29107	2.183e-06	5	4	0.000347693	516.0, 517.0, 518.0, 521.0
GO:0005744	CC	e	TIM23 mitochondrial import inner membrane translocase complex	4/299	10/29107	2.183e-06	4	4	0.000347693	10245.0, 26519.0, 140823.0, 100287932.0
GO:0019774	CC	e	proteasome core complex, beta-subunit complex	4/299	11/29107	3.40267e-06	2	4	0.00049679	5691.0, 5692.0, 5693.0, 5694.0
GO:0005761	CC	e	mitochondrial ribosome	5/299	24/29107	4.00612e-06	7	5	0.000515904	55052.0, 65003.0, 65005.0, 78988.0, 84545.0
GO:0005634	CC	e	nucleus	88/299	5386/29107	4.12252e-06	5	88	0.000515904	191.0, 402.0, 403.0, 708.0, 1020.0, 1032.0, 1984.0, 2091.0, 2172.0, 2272.0, 2597.0, 3858.0, 4738.0, 4809.0, 4830.0, 4946.0, 5037.0, 5438.0, 5478.0, 5688.0, 5691.0, 5692.0, 5693.0, 5694.0, 5702.0, 5710.0, 5982.0, 6166.0, 6192.0, 6612.0, 6633.0, 7114.0, 7167.0, 7919.0, 8106.0, 8270.0, 8294.0, 8360.0, 8367.0, 8409.0, 8738.0, 8896.0, 9141.0, 9270.0, 10016.0, 10209.0, 10302.0, 10379.0, 10467.0, 10589.…
GO:0045263	CC	e	proton-transporting ATP synthase complex, coupling factor F(o)	3/299	5/29107	1.05693e-05	4	3	0.0012345	516.0, 517.0, 518.0
GO:0005753	CC	e	mitochondrial proton-transporting ATP synthase complex	4/299	17/29107	2.33738e-05	5	4	0.00240888	516.0, 521.0, 9556.0, 10476.0
GO:0005759	CC	e	mitochondrial matrix	14/299	381/29107	4.55353e-05	5	14	0.00443211	50.0, 402.0, 708.0, 2109.0, 2647.0, 3396.0, 4706.0, 4722.0, 5303.0, 11315.0, 25824.0, 51218.0, 57128.0, 85007.0
GO:0005737	CC	e	cytoplasm	76/299	4724/29107	5.06889e-05	2	76	0.00467405	402.0, 403.0, 708.0, 1020.0, 1032.0, 1652.0, 1984.0, 2029.0, 2172.0, 2272.0, 2281.0, 2597.0, 2946.0, 3858.0, 4201.0, 4738.0, 4830.0, 4946.0, 5201.0, 5223.0, 5478.0, 5502.0, 6612.0, 7114.0, 7919.0, 8106.0, 8270.0, 8409.0, 8738.0, 9141.0, 9168.0, 9270.0, 10016.0, 10063.0, 10209.0, 10379.0, 10465.0, 11267.0, 11315.0, 22927.0, 25824.0, 27018.0, 29086.0, 29098.0, 51013.0, 51016.0, 51154.0, 51255.0, 51…
GO:0070062	CC	e	extracellular exosome	42/299	2169/29107	8.31786e-05	6	42	0.00728644	191.0, 403.0, 1652.0, 2091.0, 2597.0, 2946.0, 3858.0, 4738.0, 4830.0, 5037.0, 5223.0, 5478.0, 5688.0, 5691.0, 5692.0, 5693.0, 5694.0, 6181.0, 6633.0, 6748.0, 7167.0, 7170.0, 8294.0, 8360.0, 8367.0, 8668.0, 9141.0, 9296.0, 10016.0, 10591.0, 11267.0, 11315.0, 25824.0, 27243.0, 51121.0, 51506.0, 55845.0, 81873.0, 140465.0, 144132.0, 553115.0, 100037417.0
GO:0001651	CC	e	dense fibrillar component	2/299	2/29107	0.000105174	2	2	0.0087745	2091.0, 4809.0
GO:0031966	CC	e	mitochondrial membrane	7/299	111/29107	0.000153618	4	7	0.0122335	4694.0, 4695.0, 4706.0, 4722.0, 6048.0, 6390.0, 84987.0
GO:0005750	CC	e	mitochondrial respiratory chain complex III	3/299	13/29107	0.000284368	5	3	0.0216615	7388.0, 27089.0, 29796.0
GO:0016282	CC	e	eukaryotic 43S preinitiation complex	3/299	17/29107	0.00065584	4	3	0.0438791	8668.0, 10209.0, 27335.0
GO:0046540	CC	e	U4/U6 x U5 tri-snRNP complex	4/299	39/29107	0.000676219	6	4	0.0438791	4809.0, 6633.0, 10465.0, 10907.0
GO:0032040	CC	e	small-subunit processome	4/299	39/29107	0.000676219	4	4	0.0438791	2091.0, 4809.0, 55272.0, 84916.0
GO:0005886	CC	p	plasma membrane	21/299	4502/29107	1.22687e-05	3	21	0.00134342	177.0, 708.0, 1020.0, 1175.0, 2272.0, 2597.0, 6166.0, 6390.0, 9270.0, 11267.0, 11315.0, 23539.0, 26013.0, 28956.0, 29098.0, 29907.0, 54939.0, 55352.0, 64130.0, 83858.0, 84299.0
GO:0005887	CC	p	integral component of plasma membrane	3/299	1413/29107	0.000570689	4	3	0.0416603	177.0, 23539.0, 441168.0
GO:0005515	MF	e	protein binding	220/299	12418/29107	1.51893e-27	2	220	6.70912e-24	177.0, 191.0, 402.0, 403.0, 516.0, 517.0, 521.0, 708.0, 885.0, 1020.0, 1032.0, 1175.0, 1329.0, 1347.0, 1984.0, 2029.0, 2091.0, 2109.0, 2272.0, 2281.0, 2597.0, 2647.0, 2946.0, 3858.0, 4201.0, 4259.0, 4696.0, 4702.0, 4706.0, 4715.0, 4716.0, 4722.0, 4738.0, 4809.0, 4830.0, 4946.0, 5037.0, 5201.0, 5223.0, 5303.0, 5438.0, 5478.0, 5502.0, 5688.0, 5691.0, 5692.0, 5693.0, 5694.0, 5702.0, 5710.0, 5982.0, …
GO:0003735	MF	e	structural constituent of ribosome	21/299	164/29107	3.88006e-17	2	21	8.56912e-14	6166.0, 6181.0, 6192.0, 51081.0, 51121.0, 51264.0, 54460.0, 55052.0, 63875.0, 64432.0, 64960.0, 64979.0, 65003.0, 65005.0, 78988.0, 79590.0, 84545.0, 116541.0, 116832.0, 122704.0, 219927.0
GO:0003723	MF	e	RNA binding	46/299	1389/29107	2.35649e-12	4	46	3.46954e-09	1984.0, 2091.0, 4809.0, 4830.0, 5037.0, 5303.0, 5478.0, 5710.0, 6192.0, 6631.0, 6633.0, 7114.0, 7919.0, 8106.0, 8294.0, 8360.0, 8367.0, 8668.0, 10209.0, 10952.0, 22927.0, 51013.0, 51081.0, 51121.0, 51154.0, 51264.0, 54460.0, 54952.0, 55052.0, 55272.0, 55651.0, 64960.0, 65003.0, 65005.0, 79590.0, 81892.0, 83443.0, 84284.0, 84311.0, 84545.0, 84916.0, 116541.0, 219927.0, 260294.0, 553115.0, 10012912…
GO:0008137	MF	e	NADH dehydrogenase (ubiquinone) activity	10/299	42/29107	1.23914e-11	7	10	1.36832e-08	4694.0, 4695.0, 4696.0, 4702.0, 4708.0, 4715.0, 4716.0, 4722.0, 4726.0, 55967.0
GO:0004298	MF	e	threonine-type endopeptidase activity	4/299	14/29107	1.0073e-05	5	4	0.00889848	5691.0, 5692.0, 5693.0, 5694.0
GO:0015078	MF	e	proton transmembrane transporter activity	4/299	18/29107	2.98094e-05	6	4	0.0219447	516.0, 517.0, 518.0, 9296.0
GO:0009055	MF	e	electron transfer activity	6/299	63/29107	4.644e-05	3	6	0.0293036	1347.0, 2109.0, 4722.0, 4726.0, 6390.0, 9377.0
