## Supplementary material for "Transcriptional and genetic sex differences for schizophrenia across the dorsolateral prefrontal cortex, hippocampus, and caudate nucleus": Data S4: GO_analysis_module_grey.xlsx

### Sheet: Sheet1
GO	NS	enrichment	name	ratio_in_study	ratio_in_pop	p_uncorrected	depth	study_count	p_fdr_bh	study_items
GO:0007156	BP	e	homophilic cell adhesion via plasma membrane adhesion molecules	58/5055	166/29107	4.5857e-08	5	58	0.000189573	634.0, 1000.0, 1001.0, 1009.0, 1012.0, 1826.0, 2196.0, 5979.0, 6091.0, 8641.0, 9708.0, 9752.0, 25945.0, 26025.0, 26167.0, 27253.0, 27255.0, 27328.0, 29930.0, 54510.0, 54798.0, 54825.0, 56099.0, 56100.0, 56101.0, 56104.0, 56108.0, 56112.0, 56121.0, 56122.0, 56123.0, 56124.0, 56125.0, 56127.0, 56128.0, 56129.0, 56130.0, 56131.0, 56135.0, 56136.0, 56137.0, 56138.0, 56139.0, 56140.0, 56141.0, 56143.0…
GO:0007155	BP	e	cell adhesion	132/5055	488/29107	9.10225e-08	2	132	0.000282215	320.0, 563.0, 632.0, 634.0, 971.0, 1000.0, 1001.0, 1009.0, 1285.0, 1303.0, 1310.0, 1404.0, 1490.0, 1499.0, 1803.0, 1826.0, 1861.0, 2042.0, 2043.0, 2046.0, 2191.0, 3280.0, 3483.0, 3680.0, 3691.0, 3694.0, 3695.0, 3908.0, 3910.0, 3960.0, 4239.0, 4301.0, 4831.0, 4856.0, 4921.0, 4958.0, 5067.0, 5317.0, 5961.0, 6091.0, 6351.0, 6387.0, 7130.0, 7143.0, 7412.0, 7448.0, 8038.0, 8174.0, 8214.0, 8496.0, 8639…
GO:0006357	BP	e	regulation of transcription by RNA polymerase II	354/5055	1598/29107	4.74635e-07	10	354	0.00117729	367.0, 405.0, 406.0, 467.0, 672.0, 817.0, 1164.0, 1745.0, 1746.0, 1869.0, 1871.0, 1879.0, 1959.0, 1960.0, 1999.0, 2099.0, 2100.0, 2103.0, 2115.0, 2117.0, 2119.0, 2290.0, 2297.0, 2298.0, 2300.0, 2303.0, 2305.0, 2308.0, 2354.0, 2494.0, 2637.0, 2649.0, 2874.0, 2966.0, 3087.0, 3164.0, 3166.0, 3280.0, 3431.0, 3660.0, 3662.0, 3664.0, 4149.0, 4306.0, 4435.0, 4520.0, 4610.0, 4613.0, 4773.0, 4790.0, 4800.…
GO:0050911	BP	p	detection of chemical stimulus involved in sensory perception of smell	16/5055	401/29107	2.19455e-16	5	16	2.72168e-12	4992.0, 4993.0, 4995.0, 8590.0, 26246.0, 26659.0, 81466.0, 120776.0, 123041.0, 284521.0, 338755.0, 343171.0, 391190.0, 391191.0, 391192.0, 401994.0
GO:0035195	BP	p	gene silencing by miRNA	37/5055	557/29107	1.03565e-13	9	37	6.42208e-10	55384.0, 81571.0, 84962.0, 406908.0, 406911.0, 406912.0, 406929.0, 407011.0, 407019.0, 407029.0, 407046.0, 442893.0, 442915.0, 693148.0, 693160.0, 693163.0, 693174.0, 693175.0, 693180.0, 693206.0, 693233.0, 768222.0, 100126317.0, 100126343.0, 100126348.0, 100302149.0, 100302150.0, 100302153.0, 100313838.0, 100422882.0, 100423036.0, 100500828.0, 100616354.0, 102238594.0, 106614088.0, 106660606.0, …
GO:0005581	CC	e	collagen trimer	29/5055	60/29107	3.38266e-08	2	29	5.92643e-05	1300.0, 1305.0, 1308.0, 1310.0, 1896.0, 6441.0, 7373.0, 8685.0, 10584.0, 10882.0, 78989.0, 81578.0, 84034.0, 91522.0, 114898.0, 114904.0, 114905.0, 115908.0, 129080.0, 131873.0, 147372.0, 165257.0, 169044.0, 255631.0, 256076.0, 338872.0, 340267.0, 389941.0, 390664.0
GO:0005576	CC	e	extracellular region	401/5055	1854/29107	1.0375e-06	2	401	0.000659329	1.0, 28.0, 49.0, 116.0, 268.0, 283.0, 335.0, 338.0, 432.0, 563.0, 632.0, 652.0, 671.0, 683.0, 730.0, 733.0, 797.0, 847.0, 923.0, 925.0, 1012.0, 1043.0, 1056.0, 1071.0, 1118.0, 1270.0, 1277.0, 1281.0, 1285.0, 1290.0, 1297.0, 1300.0, 1301.0, 1303.0, 1305.0, 1308.0, 1310.0, 1358.0, 1392.0, 1404.0, 1408.0, 1438.0, 1460.0, 1476.0, 1489.0, 1490.0, 1512.0, 1513.0, 1514.0, 1634.0, 1654.0, 1675.0, 1775.0,…
GO:0005887	CC	e	integral component of plasma membrane	315/5055	1413/29107	1.12899e-06	4	315	0.000659329	24.0, 90.0, 101.0, 107.0, 114.0, 148.0, 150.0, 153.0, 292.0, 343.0, 362.0, 364.0, 432.0, 480.0, 540.0, 552.0, 610.0, 624.0, 634.0, 858.0, 886.0, 923.0, 925.0, 944.0, 969.0, 971.0, 1000.0, 1056.0, 1129.0, 1133.0, 1134.0, 1135.0, 1136.0, 1138.0, 1139.0, 1238.0, 1241.0, 1244.0, 1259.0, 1308.0, 1378.0, 1394.0, 1395.0, 1438.0, 1816.0, 1826.0, 1839.0, 1896.0, 1909.0, 2042.0, 2043.0, 2046.0, 2051.0, 206…
GO:0062023	CC	e	collagen-containing extracellular matrix	98/5055	374/29107	1.81108e-05	4	98	0.00793254	1.0, 335.0, 563.0, 1000.0, 1012.0, 1277.0, 1281.0, 1285.0, 1290.0, 1297.0, 1300.0, 1301.0, 1303.0, 1305.0, 1308.0, 1310.0, 1404.0, 1476.0, 1490.0, 1512.0, 1514.0, 1634.0, 2155.0, 2192.0, 2199.0, 2201.0, 2239.0, 2255.0, 2267.0, 2331.0, 2719.0, 3263.0, 3574.0, 3698.0, 3700.0, 3908.0, 3910.0, 3960.0, 4016.0, 4052.0, 4053.0, 4060.0, 4146.0, 4239.0, 4856.0, 4958.0, 4969.0, 5199.0, 5212.0, 5345.0, 5657…
GO:0005634	CC	e	nucleus	1040/5055	5386/29107	3.70667e-05	5	1040	0.0129882	32.0, 49.0, 55.0, 107.0, 143.0, 148.0, 190.0, 283.0, 286.0, 292.0, 293.0, 320.0, 326.0, 335.0, 367.0, 405.0, 406.0, 445.0, 467.0, 563.0, 595.0, 672.0, 678.0, 815.0, 817.0, 842.0, 858.0, 875.0, 894.0, 990.0, 993.0, 1019.0, 1029.0, 1030.0, 1103.0, 1149.0, 1153.0, 1201.0, 1382.0, 1407.0, 1408.0, 1460.0, 1466.0, 1476.0, 1496.0, 1499.0, 1500.0, 1514.0, 1643.0, 1654.0, 1663.0, 1677.0, 1745.0, 1746.0, 1…
GO:0000786	CC	e	nucleosome	36/5055	107/29107	5.0738e-05	3	36	0.0147865	3005.0, 3008.0, 3010.0, 3017.0, 3020.0, 3021.0, 3024.0, 3662.0, 7994.0, 8330.0, 8334.0, 8337.0, 8339.0, 8340.0, 8342.0, 8343.0, 8344.0, 8345.0, 8346.0, 8349.0, 8350.0, 8353.0, 8361.0, 8362.0, 8365.0, 8970.0, 55766.0, 85235.0, 85236.0, 92815.0, 128312.0, 317772.0, 440093.0, 440689.0, 554313.0, 653604.0
GO:0031012	CC	e	extracellular matrix	68/5055	245/29107	5.90783e-05	3	68	0.0147865	1277.0, 1281.0, 1285.0, 1290.0, 1297.0, 1300.0, 1301.0, 1305.0, 1308.0, 1310.0, 1404.0, 1490.0, 2192.0, 2199.0, 2201.0, 2331.0, 3483.0, 4052.0, 4053.0, 4060.0, 4146.0, 4320.0, 4856.0, 5919.0, 7079.0, 7373.0, 7473.0, 7476.0, 7784.0, 7980.0, 8214.0, 8838.0, 8839.0, 9509.0, 10417.0, 10893.0, 11095.0, 11096.0, 22932.0, 26018.0, 54361.0, 54674.0, 54829.0, 79625.0, 80070.0, 81792.0, 89932.0, 91522.0, 1…
GO:0000981	MF	e	DNA-binding transcription factor activity, RNA polymerase II-specific	299/5055	1242/29107	1.00109e-09	3	299	1.47394e-06	367.0, 405.0, 406.0, 467.0, 1745.0, 1746.0, 1869.0, 1871.0, 1879.0, 1959.0, 1960.0, 1999.0, 2099.0, 2100.0, 2103.0, 2115.0, 2117.0, 2119.0, 2290.0, 2297.0, 2298.0, 2300.0, 2303.0, 2305.0, 2308.0, 2354.0, 2494.0, 2637.0, 2649.0, 3087.0, 3164.0, 3166.0, 3280.0, 3431.0, 3660.0, 3662.0, 3664.0, 4149.0, 4306.0, 4520.0, 4610.0, 4613.0, 4773.0, 4790.0, 4800.0, 4825.0, 4862.0, 4899.0, 4929.0, 5013.0, 501…
GO:0005509	MF	e	calcium ion binding	179/5055	704/29107	6.03532e-08	5	179	5.68046e-05	101.0, 277.0, 487.0, 632.0, 844.0, 969.0, 1000.0, 1001.0, 1009.0, 1012.0, 1775.0, 1950.0, 2155.0, 2159.0, 2192.0, 2196.0, 2199.0, 2201.0, 2978.0, 2979.0, 3008.0, 3270.0, 4052.0, 4053.0, 4146.0, 4255.0, 4745.0, 5167.0, 5169.0, 5332.0, 5444.0, 5470.0, 5551.0, 5639.0, 5646.0, 5648.0, 5816.0, 5957.0, 5979.0, 6273.0, 6275.0, 6442.0, 6469.0, 6678.0, 7053.0, 7059.0, 7060.0, 7062.0, 7125.0, 7273.0, 8029.…
GO:0000978	MF	e	RNA polymerase II cis-regulatory region sequence-specific DNA binding	276/5055	1178/29107	6.85908e-08	9	276	5.68046e-05	367.0, 405.0, 406.0, 467.0, 1745.0, 1746.0, 1869.0, 1871.0, 1879.0, 1959.0, 1960.0, 1999.0, 2099.0, 2100.0, 2103.0, 2115.0, 2297.0, 2298.0, 2300.0, 2303.0, 2308.0, 2354.0, 2494.0, 2649.0, 3020.0, 3021.0, 3087.0, 3164.0, 3280.0, 3660.0, 3662.0, 3664.0, 4306.0, 4520.0, 4582.0, 4610.0, 4613.0, 4773.0, 4790.0, 4800.0, 4825.0, 4862.0, 4899.0, 4929.0, 5013.0, 5015.0, 5081.0, 5087.0, 5241.0, 5316.0, 532…
GO:0046872	MF	e	metal ion binding	495/5055	2297/29107	7.71627e-08	4	495	5.68046e-05	32.0, 90.0, 95.0, 107.0, 114.0, 412.0, 415.0, 432.0, 480.0, 489.0, 593.0, 678.0, 778.0, 779.0, 815.0, 847.0, 875.0, 1277.0, 1281.0, 1290.0, 1297.0, 1300.0, 1301.0, 1460.0, 1466.0, 1528.0, 1663.0, 1789.0, 1879.0, 1959.0, 1960.0, 2073.0, 2131.0, 2132.0, 2222.0, 2275.0, 2863.0, 2960.0, 3043.0, 3048.0, 3263.0, 3431.0, 3615.0, 3622.0, 3633.0, 3674.0, 3676.0, 3680.0, 3695.0, 3702.0, 3704.0, 4004.0, 408…
GO:0030020	MF	e	extracellular matrix structural constituent conferring tensile strength	18/5055	41/29107	6.802e-05	3	18	0.0300444	1277.0, 1281.0, 1285.0, 1290.0, 1297.0, 1300.0, 1301.0, 1303.0, 1305.0, 1308.0, 1310.0, 7373.0, 81578.0, 91522.0, 131873.0, 255631.0, 256076.0, 340267.0
GO:0035529	MF	e	NADH pyrophosphatase activity	7/5055	9/29107	0.000123057	7	7	0.0494128	3704.0, 5167.0, 5169.0, 8623.0, 11162.0, 55270.0, 200035.0
GO:0004984	MF	p	olfactory receptor activity	15/5055	399/29107	5.52574e-17	4	15	2.44072e-13	4992.0, 4993.0, 4995.0, 8590.0, 26246.0, 26659.0, 81466.0, 120776.0, 284521.0, 338755.0, 343171.0, 391190.0, 391191.0, 391192.0, 401994.0
GO:1903231	MF	p	mRNA binding involved in posttranscriptional gene silencing	11/5055	253/29107	5.21931e-10	6	11	1.15268e-06	326340.0, 406911.0, 406929.0, 407019.0, 407029.0, 407046.0, 693175.0, 100126317.0, 100302153.0, 100423036.0, 100500828.0
GO:0005549	MF	p	odorant binding	2/5055	110/29107	3.882e-07	2	2	0.000244954	4993.0, 401994.0
GO:0003723	MF	p	RNA binding	175/5055	1389/29107	7.55661e-07	4	175	0.000417219	190.0, 292.0, 445.0, 672.0, 678.0, 1029.0, 1153.0, 1476.0, 1634.0, 1654.0, 1938.0, 1973.0, 1993.0, 2804.0, 2886.0, 3005.0, 3008.0, 3028.0, 3434.0, 3615.0, 3838.0, 4048.0, 4204.0, 4676.0, 4904.0, 5042.0, 5822.0, 6041.0, 6100.0, 6150.0, 6204.0, 6217.0, 6231.0, 6234.0, 6275.0, 6428.0, 6429.0, 6606.0, 6607.0, 6628.0, 6711.0, 6838.0, 7153.0, 7165.0, 7175.0, 7307.0, 7332.0, 7373.0, 7528.0, 8187.0, 8361…
GO:0004930	MF	p	G protein-coupled receptor activity	77/5055	684/29107	8.37223e-06	4	77	0.0041089	148.0, 150.0, 153.0, 552.0, 624.0, 886.0, 1816.0, 2149.0, 2359.0, 2692.0, 2834.0, 2840.0, 2846.0, 2859.0, 2863.0, 2864.0, 2912.0, 2918.0, 2925.0, 3062.0, 4157.0, 4160.0, 4544.0, 4829.0, 4985.0, 4992.0, 4993.0, 4995.0, 6608.0, 6751.0, 6753.0, 7434.0, 7852.0, 7855.0, 8111.0, 8321.0, 8590.0, 9340.0, 10149.0, 10886.0, 11211.0, 11245.0, 11251.0, 23566.0, 26246.0, 26659.0, 27197.0, 27198.0, 30817.0, 50…
