## Supplementary material for "Transcriptional and genetic sex differences for schizophrenia across the dorsolateral prefrontal cortex, hippocampus, and caudate nucleus": Data S4: GO_analysis_module_lightgreen.xlsx

### Sheet: Sheet1
GO	NS	enrichment	name	ratio_in_study	ratio_in_pop	p_uncorrected	depth	study_count	p_fdr_bh	study_items
GO:0005829	CC	e	cytosol	102/269	5293/29107	1.80672e-14	2	102	3.16538e-11	382.0, 829.0, 867.0, 904.0, 1184.0, 1266.0, 1398.0, 1429.0, 1728.0, 2005.0, 2935.0, 2992.0, 3842.0, 4089.0, 4507.0, 4734.0, 4780.0, 5062.0, 5238.0, 5290.0, 5471.0, 5538.0, 5602.0, 5610.0, 5611.0, 5783.0, 5908.0, 5925.0, 6611.0, 6767.0, 6787.0, 6868.0, 7323.0, 7328.0, 7358.0, 8204.0, 8727.0, 8915.0, 9188.0, 9337.0, 9712.0, 10006.0, 10146.0, 10241.0, 10455.0, 10526.0, 10606.0, 10672.0, 10725.0, 108…
GO:0016020	CC	e	membrane	47/269	2121/29107	2.0596e-08	2	47	1.80421e-05	382.0, 813.0, 821.0, 865.0, 1184.0, 1398.0, 2181.0, 2773.0, 2992.0, 3572.0, 3688.0, 3998.0, 5033.0, 5290.0, 5538.0, 5610.0, 5611.0, 5908.0, 6868.0, 7098.0, 8611.0, 9188.0, 9653.0, 9761.0, 10241.0, 10269.0, 10455.0, 10606.0, 10672.0, 22800.0, 23012.0, 23333.0, 50640.0, 51009.0, 51100.0, 51696.0, 54918.0, 56994.0, 57532.0, 60481.0, 64853.0, 80267.0, 84888.0, 84945.0, 113251.0, 163590.0, 196527.0
GO:0005783	CC	e	endoplasmic reticulum	30/269	1036/29107	3.73507e-08	5	30	2.18128e-05	444.0, 813.0, 821.0, 2181.0, 3998.0, 4189.0, 4257.0, 5033.0, 5283.0, 5352.0, 5611.0, 6745.0, 9761.0, 10006.0, 10203.0, 10972.0, 11014.0, 22800.0, 27230.0, 50999.0, 51009.0, 51495.0, 54499.0, 55851.0, 57205.0, 60481.0, 79666.0, 80315.0, 84919.0, 163590.0
GO:0005789	CC	e	endoplasmic reticulum membrane	28/269	974/29107	1.27384e-07	4	28	5.57942e-05	444.0, 813.0, 821.0, 2181.0, 2773.0, 3998.0, 4189.0, 4257.0, 5283.0, 5352.0, 6745.0, 7098.0, 9761.0, 10802.0, 10890.0, 10972.0, 11014.0, 27230.0, 50640.0, 50999.0, 51009.0, 51075.0, 55851.0, 56994.0, 57205.0, 60481.0, 81542.0, 163590.0
GO:0005634	CC	e	nucleus	84/269	5386/29107	4.92863e-07	5	84	0.000172699	904.0, 1390.0, 1398.0, 2005.0, 3842.0, 4089.0, 4238.0, 4257.0, 4780.0, 5062.0, 5074.0, 5538.0, 5602.0, 5610.0, 5783.0, 5925.0, 6095.0, 6667.0, 7323.0, 7328.0, 7358.0, 7576.0, 7675.0, 8204.0, 8405.0, 8915.0, 9263.0, 9337.0, 10006.0, 10146.0, 10179.0, 10241.0, 10473.0, 10672.0, 10725.0, 11244.0, 22807.0, 22849.0, 22900.0, 23022.0, 23099.0, 25937.0, 27257.0, 51053.0, 51135.0, 51186.0, 51320.0, 51351…
GO:0070062	CC	e	extracellular exosome	44/269	2169/29107	8.98691e-07	6	44	0.000262418	382.0, 821.0, 829.0, 1398.0, 1429.0, 2773.0, 3572.0, 3688.0, 3696.0, 3842.0, 3998.0, 4082.0, 4189.0, 4507.0, 4734.0, 5352.0, 5538.0, 5547.0, 5611.0, 5783.0, 5908.0, 6611.0, 6767.0, 7105.0, 7323.0, 7358.0, 8611.0, 8754.0, 8773.0, 10006.0, 10099.0, 10269.0, 10606.0, 10672.0, 10890.0, 22800.0, 23593.0, 55233.0, 55276.0, 80218.0, 84888.0, 196527.0, 252983.0, 375035.0
GO:0005737	CC	e	cytoplasm	75/269	4724/29107	1.15924e-06	2	75	0.000290141	382.0, 1390.0, 1398.0, 1728.0, 1837.0, 2773.0, 3033.0, 3688.0, 3842.0, 4082.0, 4089.0, 4189.0, 4238.0, 4734.0, 4780.0, 5062.0, 5074.0, 5290.0, 5602.0, 5610.0, 5611.0, 5783.0, 6667.0, 6767.0, 6787.0, 6868.0, 7098.0, 8405.0, 8773.0, 8915.0, 10146.0, 10203.0, 10241.0, 10606.0, 10672.0, 11260.0, 22849.0, 22900.0, 23012.0, 23593.0, 25853.0, 25897.0, 25937.0, 26065.0, 26610.0, 27257.0, 51053.0, 51100.0…
GO:1990124	CC	e	messenger ribonucleoprotein complex	4/269	11/29107	2.2371e-06	3	4	0.000489926	22849.0, 26065.0, 27257.0, 80315.0
GO:0005925	CC	e	focal adhesion	15/269	418/29107	9.30975e-06	5	15	0.0018123	382.0, 867.0, 1266.0, 3688.0, 3696.0, 4082.0, 6868.0, 8754.0, 8773.0, 10146.0, 10672.0, 10890.0, 22800.0, 23022.0, 51495.0
GO:0005654	CC	e	nucleoplasm	61/269	3805/29107	1.54629e-05	2	61	0.0027091	865.0, 904.0, 1837.0, 2005.0, 2104.0, 3033.0, 4089.0, 4507.0, 4780.0, 5602.0, 5783.0, 5925.0, 6095.0, 6667.0, 7323.0, 7358.0, 7707.0, 8204.0, 8405.0, 8773.0, 8819.0, 9188.0, 9692.0, 10179.0, 10526.0, 10725.0, 11244.0, 11260.0, 22849.0, 22900.0, 23118.0, 25937.0, 26108.0, 26610.0, 51053.0, 51099.0, 54629.0, 55233.0, 56929.0, 57205.0, 57532.0, 57713.0, 57786.0, 64393.0, 64412.0, 65986.0, 79647.0, 7…
GO:0045121	CC	e	membrane raft	10/269	240/29107	8.64992e-05	4	10	0.013777	867.0, 1398.0, 2773.0, 3572.0, 3688.0, 5538.0, 6868.0, 8611.0, 8915.0, 55824.0
GO:0030014	CC	e	CCR4-NOT complex	3/269	14/29107	0.00026349	3	3	0.0384696	9337.0, 22849.0, 246175.0
GO:0005515	MF	e	protein binding	197/269	12418/29107	2.48535e-24	2	197	1.09778e-20	382.0, 444.0, 657.0, 813.0, 821.0, 829.0, 865.0, 867.0, 904.0, 1184.0, 1390.0, 1398.0, 1728.0, 1837.0, 2005.0, 2104.0, 2181.0, 2773.0, 2935.0, 2992.0, 3572.0, 3688.0, 3842.0, 3998.0, 4089.0, 4189.0, 4238.0, 4257.0, 4299.0, 4507.0, 4734.0, 4780.0, 5033.0, 5062.0, 5074.0, 5166.0, 5283.0, 5290.0, 5538.0, 5547.0, 5602.0, 5610.0, 5783.0, 5908.0, 5925.0, 6095.0, 6374.0, 6667.0, 6745.0, 6767.0, 6868.0, …
GO:0046872	MF	e	metal ion binding	53/269	2297/29107	6.96992e-10	4	53	1.53931e-06	657.0, 2773.0, 3688.0, 3998.0, 4089.0, 5471.0, 6667.0, 6868.0, 7576.0, 7675.0, 7707.0, 8754.0, 8819.0, 9337.0, 9692.0, 10241.0, 10269.0, 10672.0, 11244.0, 22807.0, 23099.0, 25897.0, 26108.0, 51320.0, 55233.0, 55856.0, 55905.0, 56994.0, 64412.0, 65986.0, 79666.0, 80315.0, 85460.0, 85463.0, 90321.0, 90338.0, 91694.0, 121512.0, 152926.0, 154214.0, 163051.0, 163059.0, 196527.0, 246175.0, 253430.0, 25…
GO:0000977	MF	e	RNA polymerase II transcription regulatory region sequence-specific DNA binding	13/269	330/29107	1.3925e-05	8	13	0.0205022	1390.0, 5925.0, 6095.0, 6667.0, 23099.0, 57786.0, 65986.0, 85460.0, 163051.0, 163059.0, 284391.0, 346157.0, 728116.0
