## Supplementary material for "Transcriptional and genetic sex differences for schizophrenia across the dorsolateral prefrontal cortex, hippocampus, and caudate nucleus": Data S4: GO_analysis_module_lightyellow.xlsx

### Sheet: Sheet1
GO	NS	enrichment	name	ratio_in_study	ratio_in_pop	p_uncorrected	depth	study_count	p_fdr_bh	study_items
GO:2000179	BP	e	positive regulation of neural precursor cell proliferation	5/275	20/29107	1.00207e-06	6	5	0.00941623	1522.0, 2316.0, 2771.0, 4192.0, 9289.0
GO:0001525	BP	e	angiogenesis	12/275	222/29107	1.5185e-06	3	12	0.00941623	182.0, 1464.0, 2316.0, 4627.0, 7410.0, 8828.0, 9289.0, 25865.0, 27286.0, 54922.0, 56005.0, 57007.0
GO:0008104	BP	e	protein localization	7/275	75/29107	7.14227e-06	3	7	0.0157615	975.0, 7157.0, 8878.0, 9001.0, 11021.0, 23218.0, 55909.0
GO:0046777	BP	e	protein autophosphorylation	10/275	176/29107	7.36493e-06	8	10	0.0157615	2064.0, 2242.0, 2260.0, 2869.0, 2872.0, 3654.0, 6714.0, 9261.0, 10783.0, 25865.0
GO:0045785	BP	e	positive regulation of cell adhesion	6/275	50/29107	7.55065e-06	5	6	0.0157615	2064.0, 4192.0, 5034.0, 7030.0, 9289.0, 25865.0
GO:0035556	BP	e	intracellular signal transduction	15/275	402/29107	7.62529e-06	5	15	0.0157615	147.0, 1464.0, 2064.0, 2872.0, 3654.0, 5596.0, 6714.0, 8878.0, 9231.0, 9261.0, 9842.0, 10603.0, 22983.0, 23139.0, 25865.0
GO:0006468	BP	e	protein phosphorylation	16/275	460/29107	9.13939e-06	7	16	0.0161924	2064.0, 2260.0, 2869.0, 2872.0, 3654.0, 4882.0, 5596.0, 8878.0, 9261.0, 10783.0, 22983.0, 23139.0, 25865.0, 56975.0, 83931.0, 140901.0
GO:0050862	BP	e	positive regulation of T cell receptor signaling pathway	4/275	16/29107	1.29742e-05	8	4	0.0201132	975.0, 5819.0, 5970.0, 25865.0
GO:0016020	CC	e	membrane	59/275	2121/29107	4.25922e-14	2	59	7.46216e-11	182.0, 684.0, 896.0, 975.0, 977.0, 1191.0, 1265.0, 1291.0, 1743.0, 2316.0, 2319.0, 2512.0, 2590.0, 2736.0, 2771.0, 2997.0, 3107.0, 3241.0, 3268.0, 3430.0, 3707.0, 4245.0, 4627.0, 5045.0, 5331.0, 5725.0, 6520.0, 7284.0, 8828.0, 9219.0, 9961.0, 10970.0, 11000.0, 11270.0, 23218.0, 23645.0, 26020.0, 26229.0, 27173.0, 29927.0, 53947.0, 54020.0, 55361.0, 55379.0, 57222.0, 57476.0, 79143.0, 79567.0, 798…
GO:0070062	CC	e	extracellular exosome	52/275	2169/29107	4.24166e-10	6	52	3.7157e-07	684.0, 975.0, 1191.0, 1200.0, 1291.0, 1464.0, 1522.0, 1947.0, 2316.0, 2319.0, 2512.0, 2771.0, 2784.0, 3107.0, 3911.0, 4245.0, 4627.0, 4811.0, 5034.0, 5045.0, 5092.0, 5226.0, 5333.0, 5351.0, 5361.0, 5725.0, 5819.0, 6239.0, 6472.0, 6520.0, 6714.0, 7086.0, 7284.0, 8878.0, 9261.0, 9289.0, 9545.0, 9961.0, 10970.0, 11021.0, 23564.0, 26229.0, 27348.0, 30846.0, 54587.0, 56975.0, 64787.0, 64855.0, 79567.0…
GO:0005829	CC	e	cytosol	90/275	5293/29107	5.86275e-09	2	90	3.42385e-06	684.0, 899.0, 977.0, 1191.0, 1743.0, 2064.0, 2242.0, 2260.0, 2316.0, 2512.0, 2736.0, 2771.0, 2784.0, 2869.0, 2997.0, 3297.0, 3430.0, 3654.0, 3707.0, 4337.0, 4627.0, 4794.0, 5034.0, 5092.0, 5226.0, 5331.0, 5361.0, 5371.0, 5437.0, 5596.0, 5900.0, 5970.0, 6472.0, 6714.0, 6778.0, 7030.0, 7041.0, 7086.0, 7126.0, 7157.0, 7410.0, 7791.0, 8178.0, 8440.0, 8497.0, 8878.0, 9001.0, 9094.0, 9261.0, 9435.0, 96…
GO:0005886	CC	e	plasma membrane	79/275	4502/29107	1.95803e-08	3	79	8.57618e-06	147.0, 182.0, 684.0, 774.0, 975.0, 977.0, 1464.0, 1522.0, 1947.0, 2064.0, 2260.0, 2316.0, 2319.0, 2768.0, 2771.0, 2869.0, 3107.0, 3654.0, 4627.0, 4811.0, 4882.0, 5029.0, 5045.0, 5333.0, 5361.0, 5734.0, 5819.0, 6520.0, 6714.0, 6764.0, 7036.0, 7041.0, 7410.0, 7791.0, 8828.0, 9231.0, 9466.0, 9545.0, 9718.0, 10123.0, 10312.0, 10555.0, 10603.0, 10723.0, 10970.0, 11021.0, 22983.0, 23139.0, 23218.0, 258…
GO:0005737	CC	e	cytoplasm	81/275	4724/29107	3.67579e-08	2	81	1.288e-05	147.0, 684.0, 896.0, 899.0, 1191.0, 1947.0, 2242.0, 2316.0, 2512.0, 2768.0, 2771.0, 2784.0, 2869.0, 2872.0, 2997.0, 3068.0, 3297.0, 3430.0, 3654.0, 3707.0, 4192.0, 4627.0, 4794.0, 5333.0, 5371.0, 5596.0, 5970.0, 6047.0, 6239.0, 6472.0, 6525.0, 6714.0, 7030.0, 7126.0, 7157.0, 7791.0, 8440.0, 8878.0, 9191.0, 9231.0, 9258.0, 9261.0, 9592.0, 9961.0, 10123.0, 10460.0, 10603.0, 10766.0, 10783.0, 10801.…
GO:0005794	CC	e	Golgi apparatus	28/275	988/29107	2.69045e-07	5	28	7.85612e-05	684.0, 1191.0, 1200.0, 2242.0, 2590.0, 3107.0, 4245.0, 5738.0, 8459.0, 9435.0, 23623.0, 23645.0, 25865.0, 26056.0, 26229.0, 53834.0, 55625.0, 55974.0, 56005.0, 56975.0, 57085.0, 57452.0, 79567.0, 79888.0, 79939.0, 84243.0, 283358.0, 374378.0
GO:0016021	CC	e	integral component of membrane	59/275	3525/29107	1.03168e-05	3	59	0.00258215	684.0, 975.0, 2064.0, 2260.0, 4245.0, 5734.0, 5738.0, 5819.0, 6520.0, 8459.0, 8828.0, 9289.0, 9435.0, 9718.0, 10555.0, 10970.0, 11000.0, 11270.0, 26020.0, 26229.0, 27090.0, 27112.0, 27173.0, 27239.0, 29015.0, 51246.0, 53834.0, 54587.0, 54838.0, 54863.0, 55194.0, 55379.0, 55625.0, 55974.0, 57007.0, 57085.0, 57452.0, 57476.0, 64781.0, 79143.0, 79415.0, 79888.0, 79939.0, 81543.0, 81894.0, 83862.0, 8…
GO:0005925	CC	e	focal adhesion	15/275	418/29107	1.20974e-05	5	15	0.00264933	975.0, 977.0, 1265.0, 1464.0, 2242.0, 2316.0, 2319.0, 2768.0, 4627.0, 5034.0, 5819.0, 6714.0, 7041.0, 7791.0, 55616.0
GO:0000139	CC	e	Golgi membrane	18/275	587/29107	1.40097e-05	5	18	0.00272723	2590.0, 3107.0, 4245.0, 5045.0, 8459.0, 9435.0, 9718.0, 26056.0, 26229.0, 27090.0, 55625.0, 55974.0, 57085.0, 57452.0, 79888.0, 84243.0, 374378.0, 401647.0
GO:0005783	CC	e	endoplasmic reticulum	25/275	1036/29107	1.94732e-05	5	25	0.00313551	1522.0, 3107.0, 5034.0, 5045.0, 5351.0, 7157.0, 8440.0, 8459.0, 8878.0, 9001.0, 10555.0, 10970.0, 11000.0, 23218.0, 23645.0, 27348.0, 51246.0, 55379.0, 55625.0, 56005.0, 57222.0, 79143.0, 79415.0, 79888.0, 84243.0
GO:0045121	CC	e	membrane raft	11/275	240/29107	1.96864e-05	4	11	0.00313551	684.0, 1200.0, 1947.0, 2771.0, 5045.0, 6714.0, 6778.0, 9289.0, 55243.0, 55361.0, 84876.0
GO:0015629	CC	e	actin cytoskeleton	10/275	246/29107	0.000126971	6	10	0.0175377	2316.0, 4627.0, 6525.0, 7791.0, 9001.0, 10801.0, 23384.0, 27289.0, 55909.0, 85456.0
GO:0044754	CC	e	autolysosome	3/275	11/29107	0.000130131	9	3	0.0175377	2512.0, 8878.0, 9842.0
GO:0005912	CC	e	adherens junction	8/275	164/29107	0.000175799	5	8	0.022	182.0, 2319.0, 4627.0, 7791.0, 9231.0, 27289.0, 64855.0, 85456.0
GO:0016605	CC	e	PML body	6/275	102/29107	0.000424869	3	6	0.0496247	2872.0, 3297.0, 5371.0, 6047.0, 7157.0, 8878.0
GO:0005515	MF	e	protein binding	200/275	12418/29107	4.63096e-24	2	200	2.04549e-20	147.0, 182.0, 684.0, 774.0, 896.0, 899.0, 975.0, 977.0, 1191.0, 1200.0, 1522.0, 1743.0, 1947.0, 2064.0, 2118.0, 2242.0, 2260.0, 2316.0, 2319.0, 2512.0, 2590.0, 2736.0, 2768.0, 2771.0, 2784.0, 2869.0, 2872.0, 2997.0, 3107.0, 3241.0, 3297.0, 3430.0, 3654.0, 3707.0, 4192.0, 4245.0, 4627.0, 4794.0, 4882.0, 5029.0, 5034.0, 5045.0, 5092.0, 5331.0, 5333.0, 5351.0, 5371.0, 5596.0, 5725.0, 5734.0, 5738.0,…
GO:0019901	MF	e	protein kinase binding	17/275	470/29107	2.85258e-06	5	17	0.00629992	896.0, 1464.0, 2997.0, 3297.0, 3654.0, 5596.0, 5970.0, 7157.0, 8878.0, 9961.0, 10723.0, 10783.0, 23218.0, 23645.0, 27289.0, 51564.0, 79155.0
GO:0005080	MF	e	protein kinase C binding	6/275	55/29107	1.32411e-05	6	6	0.0158797	2316.0, 2869.0, 6714.0, 8878.0, 25865.0, 51564.0
GO:0005525	MF	e	GTP binding	14/275	373/29107	1.43805e-05	8	14	0.0158797	2768.0, 2771.0, 4337.0, 4882.0, 7284.0, 9258.0, 9545.0, 10123.0, 10801.0, 11021.0, 27289.0, 29925.0, 30846.0, 126298.0
GO:0045296	MF	e	cadherin binding	12/275	315/29107	5.10613e-05	4	12	0.0451076	1265.0, 2316.0, 4627.0, 5331.0, 6520.0, 6714.0, 10801.0, 55379.0, 64787.0, 64855.0, 85456.0, 114990.0
