## Supplementary material for "Transcriptional and genetic sex differences for schizophrenia across the dorsolateral prefrontal cortex, hippocampus, and caudate nucleus": Data S4: GO_analysis_module_magenta.xlsx

### Sheet: Sheet1
GO	NS	enrichment	name	ratio_in_study	ratio_in_pop	p_uncorrected	depth	study_count	p_fdr_bh	study_items
GO:0000398	BP	e	mRNA splicing, via spliceosome	16/486	180/29107	6.79473e-08	11	16	0.000842682	2483.0, 3190.0, 4857.0, 6427.0, 6431.0, 6629.0, 6634.0, 9879.0, 10236.0, 10283.0, 10569.0, 27316.0, 27336.0, 51362.0, 94104.0, 220988.0
GO:0061003	BP	e	positive regulation of dendritic spine morphogenesis	6/486	20/29107	6.67676e-07	11	6	0.00315946	4976.0, 5048.0, 5063.0, 10059.0, 10097.0, 170506.0
GO:0015031	BP	e	protein transport	21/486	357/29107	7.64261e-07	5	21	0.00315946	1069.0, 1130.0, 5877.0, 7251.0, 9183.0, 10015.0, 10550.0, 10651.0, 11127.0, 23317.0, 25977.0, 51534.0, 51652.0, 54497.0, 55153.0, 55212.0, 57132.0, 57182.0, 84932.0, 121260.0, 149371.0
GO:0016241	BP	e	regulation of macroautophagy	8/486	50/29107	1.65518e-06	7	8	0.00513187	523.0, 528.0, 529.0, 534.0, 29979.0, 51382.0, 55737.0, 149371.0
GO:0008380	BP	e	RNA splicing	13/486	168/29107	5.4134e-06	8	13	0.0134274	4857.0, 5515.0, 6421.0, 6427.0, 6634.0, 6733.0, 8882.0, 9541.0, 10199.0, 10569.0, 10915.0, 11319.0, 58517.0
GO:0007018	BP	e	microtubule-based movement	9/486	80/29107	7.60316e-06	3	9	0.0140317	1062.0, 3800.0, 3832.0, 11127.0, 22920.0, 51143.0, 55605.0, 83657.0, 200132.0
GO:0051301	BP	e	cell division	19/486	350/29107	8.12197e-06	2	19	0.0140317	699.0, 1062.0, 1069.0, 1213.0, 3832.0, 5901.0, 7013.0, 7251.0, 8317.0, 8872.0, 9183.0, 51143.0, 51434.0, 54069.0, 57132.0, 57542.0, 64682.0, 151242.0, 341019.0
GO:0006614	BP	e	SRP-dependent cotranslational protein targeting to membrane	4/486	9/29107	9.05125e-06	10	4	0.0140317	6727.0, 6729.0, 6731.0, 11231.0
GO:0070584	BP	e	mitochondrion morphogenesis	5/486	21/29107	2.07407e-05	6	5	0.0285807	4976.0, 6832.0, 8936.0, 10059.0, 11232.0
GO:0042147	BP	e	retrograde transport, endosome to Golgi	8/486	74/29107	3.27486e-05	6	8	0.0406148	1213.0, 5870.0, 6643.0, 9581.0, 10228.0, 54497.0, 55737.0, 57589.0
GO:0005829	CC	e	cytosol	193/486	5293/29107	4.97724e-29	2	193	8.72012e-26	39.0, 471.0, 523.0, 528.0, 529.0, 534.0, 642.0, 699.0, 868.0, 908.0, 1062.0, 1069.0, 1080.0, 1111.0, 1119.0, 1130.0, 1213.0, 1434.0, 1540.0, 1653.0, 2271.0, 3141.0, 3157.0, 3188.0, 3832.0, 4190.0, 4591.0, 4677.0, 4733.0, 4898.0, 4976.0, 5048.0, 5058.0, 5063.0, 5110.0, 5150.0, 5393.0, 5395.0, 5515.0, 5520.0, 5521.0, 5532.0, 5567.0, 5601.0, 5608.0, 5631.0, 5685.0, 5690.0, 5695.0, 5700.0, 5701.0, 58…
GO:0005654	CC	e	nucleoplasm	137/486	3805/29107	7.80539e-19	2	137	6.83752e-16	523.0, 699.0, 868.0, 1062.0, 1069.0, 1111.0, 1434.0, 1653.0, 3066.0, 3188.0, 3190.0, 4436.0, 4857.0, 4976.0, 5058.0, 5393.0, 5395.0, 5431.0, 5520.0, 5532.0, 5567.0, 5601.0, 5608.0, 5685.0, 5690.0, 5695.0, 5700.0, 5701.0, 5901.0, 5931.0, 6118.0, 6421.0, 6427.0, 6431.0, 6629.0, 6634.0, 6647.0, 6733.0, 7013.0, 7024.0, 7174.0, 7182.0, 7270.0, 7385.0, 7520.0, 7534.0, 7884.0, 8148.0, 8161.0, 8317.0, 83…
GO:0005737	CC	e	cytoplasm	154/486	4724/29107	2.08286e-17	2	154	1.21639e-14	39.0, 642.0, 908.0, 1080.0, 1111.0, 1119.0, 1434.0, 1607.0, 1653.0, 1827.0, 2182.0, 2257.0, 2271.0, 3066.0, 3141.0, 3157.0, 3190.0, 4254.0, 4591.0, 4677.0, 4733.0, 4857.0, 4976.0, 5058.0, 5063.0, 5110.0, 5128.0, 5393.0, 5532.0, 5601.0, 5631.0, 5634.0, 5701.0, 5901.0, 5921.0, 6059.0, 6311.0, 6427.0, 6622.0, 6643.0, 6647.0, 6727.0, 6729.0, 6733.0, 7013.0, 7174.0, 7251.0, 7529.0, 7534.0, 7884.0, 814…
GO:0016020	CC	e	membrane	82/486	2121/29107	8.4733e-13	2	82	3.71131e-10	471.0, 699.0, 1062.0, 1080.0, 1130.0, 1213.0, 1434.0, 1653.0, 2182.0, 3188.0, 3190.0, 3832.0, 4436.0, 4733.0, 4976.0, 5431.0, 5515.0, 5690.0, 5700.0, 5701.0, 5870.0, 5877.0, 5901.0, 6059.0, 6307.0, 6311.0, 6622.0, 6643.0, 7417.0, 7419.0, 7520.0, 7529.0, 8161.0, 8481.0, 8539.0, 8615.0, 8799.0, 9183.0, 9529.0, 9530.0, 9631.0, 9868.0, 9879.0, 9950.0, 10015.0, 10056.0, 10059.0, 10097.0, 10111.0, 1029…
GO:0005739	CC	e	mitochondrion	53/486	1307/29107	2.95266e-09	5	53	1.03461e-06	39.0, 1653.0, 2271.0, 3141.0, 4719.0, 4898.0, 4976.0, 5019.0, 5515.0, 5521.0, 5601.0, 6059.0, 6622.0, 6647.0, 6832.0, 7385.0, 7417.0, 7419.0, 7991.0, 8604.0, 8774.0, 8799.0, 8802.0, 9529.0, 9804.0, 9868.0, 10059.0, 10651.0, 11022.0, 11222.0, 11232.0, 23710.0, 25983.0, 51031.0, 51103.0, 51571.0, 54332.0, 54704.0, 54881.0, 55013.0, 55471.0, 55737.0, 55750.0, 60491.0, 64965.0, 65080.0, 79048.0, 8000…
GO:0005634	CC	e	nucleus	143/486	5386/29107	4.04483e-09	5	143	1.18109e-06	642.0, 1062.0, 1080.0, 1111.0, 1434.0, 1653.0, 1827.0, 2257.0, 2271.0, 3066.0, 3188.0, 3190.0, 3832.0, 4436.0, 4733.0, 4857.0, 5128.0, 5393.0, 5395.0, 5431.0, 5515.0, 5567.0, 5601.0, 5685.0, 5690.0, 5695.0, 5700.0, 5701.0, 5901.0, 5931.0, 6118.0, 6421.0, 6427.0, 6447.0, 6622.0, 6629.0, 6634.0, 6647.0, 6727.0, 6729.0, 6733.0, 6832.0, 7013.0, 7024.0, 7270.0, 7417.0, 7419.0, 7520.0, 7529.0, 7534.0, …
GO:0070062	CC	e	extracellular exosome	68/486	2169/29107	4.94801e-07	6	68	0.000123842	39.0, 471.0, 523.0, 528.0, 529.0, 642.0, 781.0, 908.0, 961.0, 1213.0, 1434.0, 2182.0, 2271.0, 3190.0, 4190.0, 4677.0, 5048.0, 5110.0, 5393.0, 5515.0, 5567.0, 5685.0, 5690.0, 5870.0, 5874.0, 5901.0, 6647.0, 7251.0, 7419.0, 7529.0, 7534.0, 8341.0, 8774.0, 8804.0, 9097.0, 9373.0, 9868.0, 10015.0, 10097.0, 10159.0, 10294.0, 11059.0, 11127.0, 23171.0, 23317.0, 27316.0, 29789.0, 29953.0, 51031.0, 51382…
GO:0005929	CC	e	cilium	16/486	212/29107	6.3618e-07	4	16	0.000139323	8481.0, 11127.0, 22920.0, 23116.0, 23322.0, 51382.0, 51473.0, 51571.0, 53340.0, 55259.0, 57037.0, 79770.0, 79809.0, 83657.0, 164781.0, 166379.0
GO:0071013	CC	e	catalytic step 2 spliceosome	10/486	85/29107	1.56968e-06	4	10	0.000305565	2483.0, 3190.0, 6629.0, 6634.0, 10236.0, 10283.0, 10569.0, 27316.0, 51362.0, 220988.0
GO:0000502	CC	e	proteasome complex	8/486	53/29107	2.61536e-06	5	8	0.000458212	5685.0, 5690.0, 5695.0, 5700.0, 5701.0, 9097.0, 9861.0, 29979.0
GO:0005815	CC	e	microtubule organizing center	10/486	102/29107	8.30129e-06	2	10	0.00132217	5058.0, 7251.0, 7871.0, 8615.0, 10015.0, 10962.0, 11073.0, 11215.0, 23116.0, 51473.0
GO:0005730	CC	e	nucleolus	41/486	1186/29107	1.2798e-05	5	41	0.00186851	2483.0, 4857.0, 5393.0, 5901.0, 6733.0, 7013.0, 7251.0, 7270.0, 7520.0, 7884.0, 8161.0, 8453.0, 8882.0, 9643.0, 10038.0, 10199.0, 10521.0, 10651.0, 10969.0, 11137.0, 11215.0, 25983.0, 26354.0, 27107.0, 27145.0, 27340.0, 29089.0, 29789.0, 54881.0, 55140.0, 55153.0, 55299.0, 55759.0, 55813.0, 64965.0, 80135.0, 84549.0, 134510.0, 319139.0, 677827.0, 767577.0
GO:0016469	CC	e	proton-transporting two-sector ATPase complex	3/486	4/29107	1.82766e-05	3	3	0.00246313	523.0, 528.0, 529.0
GO:0005874	CC	e	microtubule	16/486	298/29107	4.7437e-05	6	16	0.0059364	908.0, 1062.0, 3800.0, 3832.0, 4976.0, 10059.0, 11127.0, 22911.0, 23116.0, 23710.0, 51143.0, 51473.0, 55605.0, 56271.0, 83657.0, 341019.0
GO:0005741	CC	e	mitochondrial outer membrane	12/486	180/29107	5.42476e-05	6	12	0.00611255	2182.0, 4976.0, 5521.0, 6622.0, 7417.0, 7419.0, 8936.0, 9804.0, 9868.0, 10059.0, 10651.0, 55750.0
GO:1990904	CC	e	ribonucleoprotein complex	11/486	153/29107	5.58224e-05	2	11	0.00611255	1653.0, 3188.0, 6311.0, 7520.0, 7884.0, 9908.0, 10236.0, 10521.0, 27316.0, 79048.0, 220988.0
GO:0016607	CC	e	nuclear speck	19/486	411/29107	7.30515e-05	3	19	0.0075286	6421.0, 6427.0, 6431.0, 6629.0, 6729.0, 6733.0, 8539.0, 9541.0, 9774.0, 9879.0, 10521.0, 10569.0, 10915.0, 23198.0, 51362.0, 55086.0, 58517.0, 79068.0, 170506.0
GO:0005930	CC	e	axoneme	9/486	113/29107	0.000120562	2	9	0.0117347	22920.0, 23322.0, 51473.0, 55212.0, 55259.0, 55717.0, 80217.0, 114327.0, 144535.0
GO:0032839	CC	e	dendrite cytoplasm	5/486	33/29107	0.000205098	6	5	0.0189122	3800.0, 6421.0, 6647.0, 8936.0, 23710.0
GO:0000221	CC	e	vacuolar proton-transporting V-type ATPase, V1 domain	3/486	8/29107	0.000243395	5	3	0.0213214	523.0, 528.0, 529.0
GO:0031416	CC	e	NatB complex	2/486	2/29107	0.000278226	7	2	0.023212	51126.0, 80018.0
GO:0015630	CC	e	microtubule cytoskeleton	10/486	162/29107	0.00041502	6	10	0.0330507	1062.0, 1130.0, 5515.0, 8481.0, 9015.0, 11127.0, 22920.0, 51434.0, 51473.0, 55717.0
GO:0030687	CC	e	preribosome, large subunit precursor	4/486	22/29107	0.000442281	4	4	0.0334542	10969.0, 55759.0, 80135.0, 84549.0
GO:0032040	CC	e	small-subunit processome	5/486	39/29107	0.000458277	4	5	0.0334542	7520.0, 10199.0, 25983.0, 27340.0, 55813.0
GO:0005694	CC	e	chromosome	11/486	198/29107	0.00053151	5	11	0.0372482	1062.0, 2271.0, 5058.0, 10199.0, 10969.0, 11073.0, 11137.0, 26354.0, 55299.0, 55813.0, 84301.0
GO:1904115	CC	e	axon cytoplasm	6/486	63/29107	0.000638429	6	6	0.0430203	3800.0, 4976.0, 5048.0, 5874.0, 6647.0, 11127.0
GO:0005681	CC	e	spliceosomal complex	7/486	89/29107	0.000734742	3	7	0.0476766	6427.0, 6629.0, 6634.0, 8539.0, 10236.0, 10569.0, 27316.0
GO:0099073	CC	e	mitochondrion-derived vesicle	2/486	3/29107	0.000825425	7	2	0.0498671	10059.0, 55737.0
GO:0016939	CC	e	kinesin II complex	2/486	3/29107	0.000825425	4	2	0.0498671	11127.0, 22920.0
GO:0005515	MF	e	protein binding	350/486	12418/29107	1.41571e-39	2	350	6.25317e-36	39.0, 523.0, 528.0, 529.0, 534.0, 642.0, 685.0, 699.0, 868.0, 908.0, 961.0, 1062.0, 1069.0, 1080.0, 1111.0, 1130.0, 1213.0, 1434.0, 1515.0, 1540.0, 1653.0, 1827.0, 2257.0, 2271.0, 2483.0, 3066.0, 3141.0, 3156.0, 3188.0, 3190.0, 3598.0, 3786.0, 3800.0, 3832.0, 4190.0, 4254.0, 4436.0, 4591.0, 4677.0, 4719.0, 4733.0, 4857.0, 4898.0, 4976.0, 5048.0, 5058.0, 5063.0, 5110.0, 5128.0, 5393.0, 5395.0, 543…
GO:0003723	MF	e	RNA binding	75/486	1389/29107	2.23385e-19	4	75	4.93345e-16	908.0, 1213.0, 1653.0, 2483.0, 3066.0, 3188.0, 3190.0, 4857.0, 5393.0, 5431.0, 5700.0, 5901.0, 5931.0, 6311.0, 6421.0, 6427.0, 6431.0, 6634.0, 6727.0, 6729.0, 6731.0, 6733.0, 6832.0, 7520.0, 7534.0, 7884.0, 8148.0, 8539.0, 8615.0, 8634.0, 8802.0, 9530.0, 9669.0, 9774.0, 9879.0, 9908.0, 9987.0, 10056.0, 10199.0, 10236.0, 10521.0, 10657.0, 10915.0, 10969.0, 11022.0, 11196.0, 11222.0, 11231.0, 22864…
GO:0005524	MF	e	ATP binding	60/486	1458/29107	1.37523e-10	8	60	2.0248e-07	523.0, 699.0, 908.0, 1062.0, 1080.0, 1111.0, 1119.0, 1607.0, 1653.0, 2182.0, 3141.0, 3800.0, 3832.0, 4436.0, 4677.0, 5058.0, 5063.0, 5128.0, 5395.0, 5567.0, 5601.0, 5608.0, 5631.0, 5634.0, 5700.0, 5701.0, 6059.0, 6733.0, 6832.0, 7520.0, 8317.0, 8634.0, 9044.0, 9252.0, 9879.0, 10056.0, 10097.0, 10111.0, 10243.0, 10294.0, 10521.0, 11011.0, 11127.0, 29089.0, 29789.0, 51143.0, 51520.0, 51765.0, 54926…
GO:0008017	MF	e	microtubule binding	17/486	255/29107	1.60516e-06	5	17	0.0017725	1062.0, 1069.0, 3800.0, 3832.0, 4733.0, 4976.0, 5048.0, 6622.0, 7013.0, 9217.0, 10059.0, 11127.0, 23116.0, 55259.0, 55605.0, 84251.0, 341019.0
GO:0046961	MF	e	proton-transporting ATPase activity, rotational mechanism	5/486	17/29107	6.665e-06	8	5	0.00588786	523.0, 528.0, 529.0, 534.0, 51382.0
GO:0000287	MF	e	magnesium ion binding	14/486	220/29107	2.22711e-05	5	14	0.0163952	4436.0, 4976.0, 5567.0, 5631.0, 5634.0, 5901.0, 6622.0, 6733.0, 9252.0, 10056.0, 51765.0, 60496.0, 170506.0, 387712.0
GO:0000981	MF	p	DNA-binding transcription factor activity, RNA polymerase II-specific	5/486	1242/29107	5.7894e-05	3	5	0.0365311	7024.0, 7182.0, 27107.0, 81856.0, 117154.0
