## Supplementary material for "Transcriptional and genetic sex differences for schizophrenia across the dorsolateral prefrontal cortex, hippocampus, and caudate nucleus": Data S4: GO_analysis_module_midnightblue.xlsx

### Sheet: Sheet1
GO	NS	enrichment	name	ratio_in_study	ratio_in_pop	p_uncorrected	depth	study_count	p_fdr_bh	study_items
GO:0006357	BP	e	regulation of transcription by RNA polymerase II	51/366	1598/29107	1.00191e-09	10	51	1.24257e-05	1385.0, 2551.0, 3150.0, 4087.0, 5813.0, 5934.0, 5994.0, 6670.0, 7570.0, 7572.0, 7637.0, 7913.0, 9849.0, 9969.0, 10168.0, 10773.0, 10795.0, 23036.0, 26959.0, 29915.0, 30832.0, 51427.0, 55279.0, 55609.0, 55900.0, 57684.0, 64376.0, 79027.0, 79088.0, 80110.0, 84333.0, 84614.0, 84671.0, 84911.0, 84924.0, 91661.0, 147923.0, 148268.0, 153222.0, 162655.0, 168374.0, 221037.0, 254251.0, 284323.0, 339324.0,…
GO:0015031	BP	e	protein transport	18/366	357/29107	7.65437e-07	5	18	0.00474647	1070.0, 2824.0, 5867.0, 6102.0, 9117.0, 9367.0, 9527.0, 10254.0, 10640.0, 23325.0, 29097.0, 51068.0, 55293.0, 55327.0, 55745.0, 83452.0, 113402.0, 348995.0
GO:0005634	CC	e	nucleus	123/366	5386/29107	3.84614e-12	5	123	6.73843e-09	178.0, 329.0, 641.0, 900.0, 1385.0, 2218.0, 2551.0, 3150.0, 3416.0, 3841.0, 3930.0, 4087.0, 4603.0, 4690.0, 5295.0, 5433.0, 5495.0, 5586.0, 5728.0, 5813.0, 5928.0, 5965.0, 5994.0, 6198.0, 6451.0, 6670.0, 6760.0, 6815.0, 6917.0, 7019.0, 7112.0, 7247.0, 7398.0, 7570.0, 7572.0, 7637.0, 7913.0, 8031.0, 9101.0, 9204.0, 9360.0, 9444.0, 9801.0, 9849.0, 9857.0, 9969.0, 9975.0, 10138.0, 10168.0, 10492.0, …
GO:0005654	CC	e	nucleoplasm	95/366	3805/29107	2.55297e-11	2	95	2.2364e-08	641.0, 900.0, 1060.0, 1355.0, 1385.0, 2551.0, 3150.0, 3176.0, 3841.0, 4087.0, 4603.0, 5433.0, 5586.0, 5728.0, 5775.0, 5928.0, 5934.0, 5965.0, 6102.0, 6198.0, 6342.0, 6617.0, 6670.0, 6738.0, 6815.0, 6884.0, 6917.0, 7247.0, 7398.0, 7570.0, 7572.0, 7913.0, 9169.0, 9360.0, 9937.0, 9969.0, 9975.0, 10138.0, 10254.0, 10492.0, 10741.0, 10746.0, 10773.0, 11056.0, 11103.0, 23272.0, 23325.0, 23411.0, 23512.…
GO:0016021	CC	e	integral component of membrane	84/366	3525/29107	5.98621e-09	3	84	3.04255e-06	757.0, 1203.0, 1355.0, 2054.0, 2531.0, 2824.0, 3930.0, 5277.0, 5825.0, 6392.0, 6856.0, 7095.0, 8417.0, 9117.0, 9166.0, 9236.0, 9527.0, 9789.0, 10175.0, 10690.0, 11236.0, 23204.0, 23471.0, 23478.0, 23545.0, 23673.0, 25923.0, 29097.0, 50839.0, 51014.0, 51144.0, 51290.0, 51390.0, 51768.0, 54503.0, 54664.0, 54675.0, 54708.0, 55028.0, 55266.0, 55326.0, 55529.0, 55676.0, 56851.0, 56889.0, 56900.0, 6441…
GO:0005829	CC	e	cytosol	112/366	5293/29107	6.94646e-09	2	112	3.04255e-06	178.0, 329.0, 641.0, 1060.0, 1203.0, 1964.0, 2730.0, 3176.0, 3416.0, 3685.0, 3841.0, 4087.0, 4690.0, 4893.0, 5049.0, 5082.0, 5194.0, 5295.0, 5433.0, 5495.0, 5586.0, 5728.0, 5756.0, 5775.0, 5825.0, 5867.0, 5906.0, 5928.0, 5934.0, 6093.0, 6198.0, 6342.0, 6738.0, 6815.0, 7019.0, 7247.0, 7398.0, 8443.0, 8669.0, 8780.0, 8790.0, 9101.0, 9360.0, 9367.0, 9527.0, 10138.0, 10254.0, 10434.0, 10640.0, 10746.…
GO:0012505	CC	e	endomembrane system	12/366	129/29107	9.13475e-08	2	12	3.20081e-05	2054.0, 8417.0, 9364.0, 10818.0, 11236.0, 22931.0, 23011.0, 23673.0, 51390.0, 51715.0, 55326.0, 285282.0
GO:0005789	CC	e	endoplasmic reticulum membrane	33/366	974/29107	2.99403e-07	4	33	8.74255e-05	757.0, 2531.0, 3930.0, 4893.0, 5277.0, 9117.0, 9367.0, 9789.0, 10175.0, 11236.0, 22931.0, 23011.0, 23190.0, 23204.0, 23478.0, 29097.0, 51014.0, 51128.0, 51144.0, 51201.0, 51290.0, 54708.0, 55326.0, 80856.0, 81537.0, 81790.0, 84068.0, 90701.0, 124491.0, 142891.0, 171546.0, 203547.0, 440026.0
GO:0000139	CC	e	Golgi membrane	23/366	587/29107	1.8656e-06	5	23	0.000466933	757.0, 4893.0, 6093.0, 9166.0, 9445.0, 9527.0, 10175.0, 10690.0, 23673.0, 27236.0, 51014.0, 51201.0, 54503.0, 55676.0, 56900.0, 65977.0, 79694.0, 83452.0, 83539.0, 84068.0, 153339.0, 286451.0, 340481.0
GO:0005794	CC	e	Golgi apparatus	31/366	988/29107	3.39731e-06	5	31	0.000744011	1203.0, 1622.0, 2218.0, 4893.0, 6102.0, 6993.0, 9445.0, 9527.0, 10690.0, 22931.0, 23673.0, 29966.0, 51014.0, 51201.0, 51290.0, 55676.0, 55773.0, 56900.0, 65977.0, 79694.0, 83452.0, 84068.0, 84333.0, 92344.0, 94056.0, 114885.0, 128338.0, 136647.0, 153339.0, 163859.0, 340481.0
GO:0005783	CC	e	endoplasmic reticulum	32/366	1036/29107	4.84594e-06	5	32	0.000943343	757.0, 1203.0, 2218.0, 2531.0, 4690.0, 6342.0, 7095.0, 7247.0, 9117.0, 10434.0, 10492.0, 11236.0, 23190.0, 23471.0, 25923.0, 29097.0, 51014.0, 51144.0, 51201.0, 51290.0, 54503.0, 54708.0, 80856.0, 84061.0, 84068.0, 142891.0, 144245.0, 148534.0, 160418.0, 171546.0, 286451.0, 340481.0
GO:0005787	CC	e	signal peptidase complex	3/366	5/29107	1.93538e-05	4	3	0.00339079	9789.0, 23478.0, 90701.0
GO:0098837	CC	e	postsynaptic recycling endosome	3/366	6/29107	3.8346e-05	9	3	0.00610747	5867.0, 23673.0, 51201.0
GO:0005797	CC	e	Golgi medial cisterna	3/366	10/29107	0.00022161	5	3	0.0323551	9527.0, 84068.0, 286451.0
GO:0005637	CC	e	nuclear inner membrane	5/366	47/29107	0.000304096	5	5	0.0409828	3930.0, 23411.0, 26049.0, 151188.0, 286148.0
GO:0005737	CC	e	cytoplasm	86/366	4724/29107	0.0003371	2	86	0.0421857	178.0, 329.0, 641.0, 900.0, 1070.0, 1964.0, 3150.0, 3176.0, 3416.0, 3930.0, 4087.0, 4690.0, 5049.0, 5082.0, 5295.0, 5519.0, 5586.0, 5728.0, 5756.0, 5775.0, 5906.0, 5965.0, 6093.0, 6102.0, 6198.0, 6443.0, 6451.0, 6815.0, 6993.0, 7247.0, 8790.0, 9101.0, 9360.0, 9364.0, 9444.0, 9637.0, 9857.0, 9975.0, 10254.0, 10434.0, 10640.0, 10746.0, 10795.0, 10818.0, 10988.0, 11103.0, 23411.0, 23424.0, 23607.0, …
GO:0005777	CC	e	peroxisome	7/366	107/29107	0.00041701	6	7	0.0487068	3416.0, 5194.0, 5825.0, 6342.0, 8443.0, 54677.0, 91452.0
GO:0005782	CC	e	peroxisomal matrix	5/366	51/29107	0.000446961	6	5	0.0489422	3416.0, 5825.0, 6342.0, 8443.0, 54677.0
GO:0005515	MF	e	protein binding	263/366	12418/29107	7.87502e-30	2	263	3.4784e-26	178.0, 329.0, 641.0, 757.0, 900.0, 1060.0, 1070.0, 1203.0, 1355.0, 1385.0, 1462.0, 1964.0, 2054.0, 2218.0, 2531.0, 2551.0, 2628.0, 2730.0, 3150.0, 3416.0, 3685.0, 3841.0, 3930.0, 4087.0, 4690.0, 4893.0, 5049.0, 5082.0, 5194.0, 5229.0, 5277.0, 5295.0, 5433.0, 5495.0, 5519.0, 5586.0, 5612.0, 5728.0, 5756.0, 5775.0, 5813.0, 5825.0, 5867.0, 5906.0, 5928.0, 5934.0, 5965.0, 5994.0, 6093.0, 6102.0, 6198…
GO:0046872	MF	e	metal ion binding	61/366	2297/29107	2.47163e-08	4	61	5.45859e-05	3685.0, 4087.0, 5612.0, 6093.0, 6392.0, 6670.0, 6738.0, 7572.0, 8780.0, 9169.0, 9849.0, 9937.0, 10138.0, 10168.0, 10746.0, 10773.0, 10795.0, 10988.0, 23036.0, 23411.0, 23512.0, 23527.0, 27246.0, 30832.0, 50484.0, 51128.0, 51426.0, 51427.0, 54439.0, 55279.0, 55609.0, 55900.0, 57684.0, 79027.0, 79088.0, 79725.0, 80110.0, 80856.0, 81790.0, 84333.0, 84614.0, 84671.0, 84911.0, 84924.0, 90459.0, 91661.…
GO:0000978	MF	e	RNA polymerase II cis-regulatory region sequence-specific DNA binding	38/366	1178/29107	1.25844e-07	9	38	0.000185284	1385.0, 2551.0, 4087.0, 4603.0, 5928.0, 6670.0, 7572.0, 7637.0, 9975.0, 10168.0, 10773.0, 10795.0, 23411.0, 26959.0, 30832.0, 51427.0, 55609.0, 55900.0, 57684.0, 64376.0, 79027.0, 79088.0, 84614.0, 84671.0, 84911.0, 91661.0, 147923.0, 148268.0, 162655.0, 168374.0, 284323.0, 339324.0, 339500.0, 342926.0, 360023.0, 400720.0, 728927.0, 110354863.0
GO:0000981	MF	e	DNA-binding transcription factor activity, RNA polymerase II-specific	36/366	1242/29107	5.13087e-06	3	36	0.00566576	1385.0, 2551.0, 4087.0, 4603.0, 5813.0, 6670.0, 7570.0, 7572.0, 7637.0, 9849.0, 9975.0, 23036.0, 26959.0, 30832.0, 55279.0, 55609.0, 55900.0, 79027.0, 79088.0, 80110.0, 84614.0, 84671.0, 84924.0, 91661.0, 147923.0, 148268.0, 153222.0, 162655.0, 168374.0, 284323.0, 339324.0, 339500.0, 342926.0, 360023.0, 400720.0, 728927.0
GO:0005525	MF	e	GTP binding	16/366	373/29107	2.36034e-05	8	16	0.0208512	4893.0, 5867.0, 5906.0, 6102.0, 8790.0, 9364.0, 9367.0, 22931.0, 23011.0, 25923.0, 51128.0, 51715.0, 83452.0, 85476.0, 200894.0, 285282.0
GO:0019003	MF	e	GDP binding	7/366	74/29107	4.098e-05	8	7	0.0301681	4893.0, 5867.0, 5906.0, 9364.0, 9367.0, 22931.0, 23011.0
GO:0003677	MF	e	DNA binding	27/366	921/29107	5.48755e-05	4	27	0.0346264	641.0, 1060.0, 3150.0, 3930.0, 4087.0, 5612.0, 5965.0, 6884.0, 6917.0, 7112.0, 7247.0, 7570.0, 7637.0, 7913.0, 9204.0, 10138.0, 10773.0, 10795.0, 23036.0, 55279.0, 79685.0, 79725.0, 157777.0, 163115.0, 168451.0, 201798.0, 254251.0
GO:0003924	MF	e	GTPase activity	14/366	327/29107	7.73271e-05	7	14	0.0426942	4893.0, 5867.0, 5906.0, 9364.0, 9367.0, 22931.0, 23011.0, 25923.0, 51128.0, 51715.0, 83452.0, 85476.0, 200894.0, 285282.0
