## Supplementary material for "Transcriptional and genetic sex differences for schizophrenia across the dorsolateral prefrontal cortex, hippocampus, and caudate nucleus": Data S4: GO_analysis_module_orange.xlsx

### Sheet: Sheet1
GO	NS	enrichment	name	ratio_in_study	ratio_in_pop	p_uncorrected	depth	study_count	p_fdr_bh	study_items
GO:0031297	BP	e	replication fork processing	7/164	34/29107	7.50196e-10	8	7	9.30394e-06	545.0, 7486.0, 9984.0, 57697.0, 64710.0, 84083.0, 348654.0
GO:0005654	CC	e	nucleoplasm	57/164	3805/29107	9.99098e-13	2	57	1.75042e-09	545.0, 902.0, 4863.0, 4999.0, 5562.0, 5706.0, 5810.0, 5885.0, 6605.0, 6683.0, 7072.0, 7181.0, 7257.0, 7486.0, 7507.0, 7767.0, 8504.0, 9295.0, 9874.0, 9984.0, 10600.0, 10635.0, 22823.0, 23032.0, 23741.0, 25913.0, 25998.0, 29079.0, 51163.0, 51377.0, 51496.0, 51691.0, 55319.0, 55591.0, 55660.0, 55814.0, 56852.0, 56916.0, 57508.0, 57697.0, 58487.0, 60560.0, 64710.0, 79072.0, 79664.0, 79728.0, 79811.0…
GO:0005634	CC	e	nucleus	61/164	5386/29107	1.48293e-08	5	61	1.29904e-05	545.0, 665.0, 902.0, 4863.0, 4999.0, 5562.0, 5706.0, 5810.0, 6605.0, 6683.0, 7072.0, 7257.0, 7486.0, 7507.0, 7539.0, 7767.0, 7768.0, 8939.0, 9295.0, 9702.0, 9736.0, 9874.0, 9941.0, 9984.0, 10092.0, 10190.0, 10600.0, 10635.0, 22823.0, 23741.0, 25871.0, 29079.0, 51163.0, 51377.0, 51691.0, 54464.0, 55319.0, 55680.0, 56852.0, 56916.0, 57336.0, 57508.0, 57711.0, 58487.0, 64710.0, 79745.0, 79780.0, 798…
GO:0005813	CC	e	centrosome	16/164	527/29107	5.57853e-08	3	16	3.25786e-05	998.0, 4999.0, 5573.0, 6683.0, 7486.0, 9702.0, 10190.0, 23032.0, 51626.0, 56852.0, 57489.0, 57539.0, 80817.0, 219621.0, 285753.0, 348654.0
GO:0005737	CC	e	cytoplasm	48/164	4724/29107	2.66645e-05	2	48	0.0116791	998.0, 3422.0, 4863.0, 5189.0, 5562.0, 5573.0, 6683.0, 7072.0, 7257.0, 7486.0, 7507.0, 8411.0, 8883.0, 8939.0, 9419.0, 9706.0, 9984.0, 10092.0, 10190.0, 10600.0, 11146.0, 22823.0, 23032.0, 25978.0, 25998.0, 29970.0, 51377.0, 51626.0, 54878.0, 55631.0, 55680.0, 55706.0, 56852.0, 57489.0, 57508.0, 60560.0, 64710.0, 64786.0, 79745.0, 80817.0, 80821.0, 81573.0, 81579.0, 92482.0, 114803.0, 201627.0, 2…
GO:0016607	CC	e	nuclear speck	10/164	411/29107	0.000120408	3	10	0.035159	665.0, 5562.0, 7486.0, 9295.0, 9984.0, 51631.0, 55105.0, 55660.0, 83932.0, 143684.0
GO:0031597	CC	e	cytosolic proteasome complex	2/164	4/29107	0.000187921	6	2	0.0470338	5706.0, 51377.0
GO:0005615	CC	p	extracellular space	0/164	1708/29107	8.07325e-05	2	0	0.0282887
GO:0005515	MF	e	protein binding	109/164	12418/29107	9.01963e-10	2	109	3.98397e-06	262.0, 545.0, 665.0, 902.0, 998.0, 1353.0, 2941.0, 4179.0, 4863.0, 4999.0, 5189.0, 5504.0, 5562.0, 5573.0, 5706.0, 5810.0, 5885.0, 5955.0, 6605.0, 6683.0, 7072.0, 7181.0, 7220.0, 7486.0, 7507.0, 7750.0, 7767.0, 7768.0, 8065.0, 8411.0, 8504.0, 8883.0, 8939.0, 9295.0, 9419.0, 9702.0, 9706.0, 9736.0, 9874.0, 9984.0, 10092.0, 10190.0, 10559.0, 10635.0, 10692.0, 11146.0, 23032.0, 23443.0, 23741.0, 259…
GO:0046872	MF	e	metal ion binding	32/164	2297/29107	1.53612e-06	4	32	0.00339253	3422.0, 5562.0, 7257.0, 7507.0, 7767.0, 7768.0, 9941.0, 22823.0, 50862.0, 51163.0, 55156.0, 55680.0, 56852.0, 57336.0, 57711.0, 80224.0, 80821.0, 83932.0, 84083.0, 90594.0, 91120.0, 114803.0, 132660.0, 140612.0, 167153.0, 170960.0, 219333.0, 219749.0, 255967.0, 284695.0, 374879.0, 376940.0
GO:0003697	MF	e	single-stranded DNA binding	6/164	107/29107	3.2981e-05	5	6	0.0471081	7257.0, 8939.0, 10635.0, 56852.0, 64710.0, 83932.0
GO:0004843	MF	e	thiol-dependent deubiquitinase	6/164	112/29107	4.26607e-05	7	6	0.0471081	9736.0, 10600.0, 23032.0, 51377.0, 114803.0, 219333.0
