## Supplementary material for "Transcriptional and genetic sex differences for schizophrenia across the dorsolateral prefrontal cortex, hippocampus, and caudate nucleus": Data S4: GO_analysis_module_paleturquoise.xlsx

### Sheet: Sheet1
GO	NS	enrichment	name	ratio_in_study	ratio_in_pop	p_uncorrected	depth	study_count	p_fdr_bh	study_items
GO:0005634	CC	e	nucleus	50/122	5386/29107	6.96318e-09	5	50	1.21995e-05	890.0, 1195.0, 2140.0, 3475.0, 4300.0, 4850.0, 5889.0, 6426.0, 6432.0, 6434.0, 7320.0, 7514.0, 8087.0, 8726.0, 10728.0, 10914.0, 11329.0, 23568.0, 25996.0, 29896.0, 49854.0, 50809.0, 51010.0, 53354.0, 54942.0, 55145.0, 55629.0, 55768.0, 56647.0, 57002.0, 57646.0, 64795.0, 65056.0, 79871.0, 83480.0, 83591.0, 84450.0, 84524.0, 85004.0, 90317.0, 91151.0, 93953.0, 134701.0, 140691.0, 285346.0, 339287…
GO:0005654	CC	e	nucleoplasm	38/122	3805/29107	1.95411e-07	2	38	0.00017118	688.0, 890.0, 2140.0, 2961.0, 4300.0, 5889.0, 6426.0, 6432.0, 6434.0, 7320.0, 7514.0, 8726.0, 10728.0, 10914.0, 11080.0, 11321.0, 26589.0, 29896.0, 49854.0, 51010.0, 51095.0, 55145.0, 55629.0, 55656.0, 56647.0, 57646.0, 64795.0, 79871.0, 84154.0, 84524.0, 84725.0, 85004.0, 93953.0, 139596.0, 154007.0, 246184.0, 339287.0, 359948.0
GO:0005829	CC	e	cytosol	46/122	5293/29107	3.70172e-07	2	46	0.000216181	317.0, 890.0, 1982.0, 2961.0, 4300.0, 4850.0, 5723.0, 5889.0, 6453.0, 7514.0, 8087.0, 8724.0, 8726.0, 8894.0, 9532.0, 10728.0, 11080.0, 11212.0, 11321.0, 11329.0, 22978.0, 23023.0, 23568.0, 49854.0, 51010.0, 51611.0, 53354.0, 55629.0, 55664.0, 55768.0, 55787.0, 56647.0, 57646.0, 64397.0, 65056.0, 79871.0, 83480.0, 84725.0, 85004.0, 90268.0, 134218.0, 139596.0, 140691.0, 154007.0, 246184.0, 494143…
GO:0005737	CC	e	cytoplasm	38/122	4724/29107	3.72965e-05	2	38	0.0163359	890.0, 1195.0, 2140.0, 5723.0, 5889.0, 6426.0, 6432.0, 6453.0, 6991.0, 7320.0, 7514.0, 8087.0, 8724.0, 8894.0, 9519.0, 10914.0, 11212.0, 11329.0, 51010.0, 51029.0, 53354.0, 55664.0, 55768.0, 57002.0, 64795.0, 79871.0, 83480.0, 84984.0, 90268.0, 115201.0, 127253.0, 134218.0, 139596.0, 140691.0, 142679.0, 359948.0, 494143.0, 100381270.0
GO:0005739	CC	e	mitochondrion	16/122	1307/29107	0.000115923	5	16	0.0406193	22.0, 3336.0, 4200.0, 5889.0, 5898.0, 7978.0, 11321.0, 25996.0, 26275.0, 26589.0, 51095.0, 51318.0, 51406.0, 64968.0, 134145.0, 140707.0
GO:0003723	MF	e	RNA binding	23/122	1389/29107	1.48698e-08	4	23	4.24854e-05	1982.0, 2961.0, 3336.0, 4850.0, 6426.0, 6432.0, 6434.0, 7514.0, 7978.0, 8087.0, 8894.0, 10914.0, 29896.0, 51010.0, 51406.0, 55119.0, 56647.0, 64397.0, 65056.0, 83480.0, 84154.0, 84524.0, 134218.0
GO:0005515	MF	e	protein binding	83/122	12418/29107	1.92372e-08	2	83	4.24854e-05	22.0, 317.0, 688.0, 890.0, 1195.0, 1982.0, 2140.0, 2961.0, 3336.0, 4300.0, 4850.0, 5889.0, 5898.0, 6426.0, 6432.0, 6434.0, 6453.0, 6991.0, 7320.0, 7514.0, 7978.0, 8087.0, 8724.0, 8726.0, 8894.0, 9069.0, 9519.0, 9532.0, 10208.0, 10390.0, 10728.0, 10914.0, 11080.0, 11321.0, 11329.0, 22978.0, 23023.0, 23219.0, 23568.0, 29090.0, 29896.0, 49854.0, 50809.0, 51010.0, 51029.0, 51227.0, 51406.0, 54942.0, …
GO:0046872	MF	e	metal ion binding	26/122	2297/29107	2.62435e-06	4	26	0.00386392	688.0, 2140.0, 3336.0, 4200.0, 4850.0, 8894.0, 10390.0, 22978.0, 49854.0, 55768.0, 64397.0, 64795.0, 79871.0, 83591.0, 84450.0, 84524.0, 90317.0, 140691.0, 153642.0, 154007.0, 285346.0, 339318.0, 341350.0, 347344.0, 359948.0, 100381270.0
