## Supplementary material for "Transcriptional and genetic sex differences for schizophrenia across the dorsolateral prefrontal cortex, hippocampus, and caudate nucleus": Data S4: GO_analysis_module_pink.xlsx

### Sheet: Sheet1
GO	NS	enrichment	name	ratio_in_study	ratio_in_pop	p_uncorrected	depth	study_count	p_fdr_bh	study_items
GO:0006397	BP	e	mRNA processing	20/647	172/29107	1.8636e-09	8	20	2.31124e-05	103.0, 3191.0, 4841.0, 5566.0, 6651.0, 6830.0, 8563.0, 10262.0, 10291.0, 10594.0, 10658.0, 10992.0, 22984.0, 22985.0, 51593.0, 51755.0, 54890.0, 56259.0, 57466.0, 84530.0
GO:0000398	BP	e	mRNA splicing, via spliceosome	20/647	180/29107	4.13489e-09	11	20	2.56404e-05	1659.0, 3550.0, 4858.0, 6626.0, 7536.0, 9128.0, 9343.0, 9416.0, 9733.0, 10262.0, 10291.0, 10594.0, 10992.0, 23020.0, 23450.0, 24144.0, 24148.0, 25929.0, 27339.0, 54883.0
GO:0007156	BP	e	homophilic cell adhesion via plasma membrane adhesion molecules	18/647	166/29107	3.59917e-08	5	18	0.00014879	3897.0, 7216.0, 9746.0, 22883.0, 55714.0, 56097.0, 56098.0, 56103.0, 56109.0, 56110.0, 56111.0, 56113.0, 56134.0, 56142.0, 57463.0, 57863.0, 84966.0, 92211.0
GO:0008380	BP	e	RNA splicing	17/647	168/29107	2.35353e-07	8	17	0.000729711	1659.0, 2521.0, 4841.0, 6651.0, 6830.0, 8563.0, 9128.0, 9416.0, 10262.0, 10594.0, 10992.0, 22985.0, 23450.0, 24148.0, 51755.0, 56259.0, 84530.0
GO:0007399	BP	e	nervous system development	23/647	328/29107	1.49011e-06	4	23	0.00369608	43.0, 91.0, 1128.0, 1400.0, 1639.0, 1949.0, 1995.0, 2033.0, 2931.0, 2937.0, 3897.0, 4209.0, 4900.0, 5528.0, 6389.0, 6602.0, 8289.0, 51412.0, 56134.0, 56142.0, 56896.0, 84530.0, 89797.0
GO:0048488	BP	e	synaptic vesicle endocytosis	8/647	40/29107	2.34301e-06	7	8	0.00483757	60.0, 71.0, 1173.0, 1759.0, 6620.0, 6855.0, 6861.0, 127833.0
GO:0050808	BP	e	synapse organization	9/647	54/29107	2.73045e-06	5	9	0.00483757	3897.0, 6543.0, 6620.0, 6853.0, 7248.0, 56097.0, 56098.0, 80863.0, 347730.0
GO:0006886	BP	e	intracellular protein transport	20/647	280/29107	5.40109e-06	6	20	0.00837304	163.0, 379.0, 1173.0, 1211.0, 1314.0, 6396.0, 6812.0, 8120.0, 8775.0, 8907.0, 8924.0, 9632.0, 22820.0, 22895.0, 23339.0, 23423.0, 54732.0, 55633.0, 55823.0, 152579.0
GO:0006888	BP	e	endoplasmic reticulum to Golgi vesicle-mediated transport	12/647	112/29107	7.67466e-06	6	12	0.0105757	1314.0, 7415.0, 8729.0, 9632.0, 10134.0, 10525.0, 22820.0, 23423.0, 29959.0, 54732.0, 58485.0, 64764.0
GO:0007420	BP	e	brain development	18/647	241/29107	8.58528e-06	4	18	0.0106475	463.0, 2057.0, 2302.0, 2547.0, 4826.0, 5089.0, 5469.0, 5591.0, 8775.0, 9114.0, 23054.0, 23133.0, 26160.0, 55506.0, 57463.0, 57680.0, 84197.0, 388662.0
GO:0000375	BP	e	RNA splicing, via transesterification reactions	6/647	25/29107	1.45562e-05	9	6	0.0164115	9128.0, 9416.0, 10262.0, 10594.0, 23450.0, 24148.0
GO:0006338	BP	e	chromatin remodeling	11/647	105/29107	2.26294e-05	5	11	0.0207525	60.0, 6046.0, 6602.0, 8289.0, 8607.0, 9031.0, 9682.0, 11176.0, 22880.0, 51412.0, 57680.0
GO:0035307	BP	e	positive regulation of protein dephosphorylation	6/647	27/29107	2.34264e-05	9	6	0.0207525	2629.0, 5528.0, 5580.0, 10395.0, 23141.0, 121665.0
GO:0006904	BP	e	vesicle docking involved in exocytosis	6/647	27/29107	2.34264e-05	6	6	0.0207525	5864.0, 6812.0, 55823.0, 60412.0, 152579.0, 376267.0
GO:0043484	BP	e	regulation of RNA splicing	7/647	43/29107	4.17322e-05	7	7	0.0293953	2521.0, 3191.0, 6651.0, 10658.0, 51755.0, 84530.0, 113146.0
GO:0097681	BP	e	double-strand break repair via alternative nonhomologous end joining	3/647	4/29107	4.30072e-05	10	3	0.0293953	3980.0, 5591.0, 56941.0
GO:0006368	BP	e	transcription elongation from RNA polymerase II promoter	6/647	30/29107	4.44018e-05	9	6	0.0293953	2071.0, 6830.0, 11198.0, 23168.0, 51755.0, 54623.0
GO:1990535	BP	e	neuron projection maintenance	4/647	10/29107	4.5658e-05	7	4	0.0293953	478.0, 1639.0, 3643.0, 4130.0
GO:0007611	BP	e	learning or memory	8/647	59/29107	4.66237e-05	5	8	0.0293953	267.0, 2033.0, 2821.0, 5582.0, 6543.0, 23385.0, 80863.0, 84197.0
GO:0001843	BP	e	neural tube closure	9/647	76/29107	4.74041e-05	5	9	0.0293953	5216.0, 5566.0, 6046.0, 7248.0, 10395.0, 10653.0, 26160.0, 55764.0, 144165.0
GO:0034976	BP	e	response to endoplasmic reticulum stress	9/647	77/29107	5.26328e-05	4	9	0.0310834	8720.0, 10134.0, 10211.0, 10525.0, 10956.0, 26003.0, 54870.0, 64764.0, 192683.0
GO:0030968	BP	e	endoplasmic reticulum unfolded protein response	7/647	45/29107	5.65536e-05	5	7	0.0318808	267.0, 7415.0, 8720.0, 10956.0, 54870.0, 57414.0, 64764.0
GO:0007041	BP	e	lysosomal transport	5/647	20/29107	6.28009e-05	5	5	0.0338633	411.0, 3482.0, 5660.0, 6293.0, 55275.0
GO:0016188	BP	e	synaptic vesicle maturation	4/647	11/29107	7.04857e-05	6	4	0.0364235	5864.0, 6812.0, 6855.0, 23025.0
GO:1903779	BP	e	regulation of cardiac conduction	5/647	21/29107	8.09227e-05	7	5	0.0401441	491.0, 492.0, 5566.0, 6543.0, 30845.0
GO:0000226	BP	e	microtubule cytoskeleton organization	11/647	124/29107	0.000105126	6	11	0.0485679	1400.0, 4130.0, 4131.0, 6651.0, 7277.0, 7283.0, 10383.0, 10579.0, 157922.0, 166614.0, 203068.0
GO:0098884	BP	e	postsynaptic neurotransmitter receptor internalization	3/647	5/29107	0.000105736	9	3	0.0485679	163.0, 1173.0, 50632.0
GO:0016020	CC	e	membrane	158/647	2121/29107	4.87275e-43	2	158	8.53706e-40	16.0, 23.0, 43.0, 47.0, 60.0, 71.0, 103.0, 109.0, 163.0, 267.0, 309.0, 334.0, 476.0, 478.0, 506.0, 705.0, 826.0, 832.0, 955.0, 1072.0, 1128.0, 1211.0, 1314.0, 1435.0, 1639.0, 1650.0, 1759.0, 1778.0, 1798.0, 2030.0, 2547.0, 2583.0, 2677.0, 2733.0, 2734.0, 2778.0, 2821.0, 2975.0, 3163.0, 3191.0, 3482.0, 3643.0, 3703.0, 4141.0, 4173.0, 4191.0, 4249.0, 4354.0, 4363.0, 4684.0, 4691.0, 4841.0, 5007.0, …
GO:0005654	CC	e	nucleoplasm	202/647	3805/29107	4.75712e-34	2	202	4.16724e-31	23.0, 47.0, 60.0, 103.0, 211.0, 328.0, 463.0, 705.0, 1387.0, 1642.0, 1659.0, 1736.0, 1759.0, 1958.0, 2033.0, 2071.0, 2130.0, 2224.0, 2521.0, 2547.0, 2821.0, 2885.0, 2975.0, 3064.0, 3097.0, 3191.0, 3550.0, 3980.0, 4173.0, 4209.0, 4297.0, 4691.0, 4692.0, 4720.0, 4779.0, 4839.0, 4841.0, 5007.0, 5093.0, 5430.0, 5469.0, 5496.0, 5514.0, 5528.0, 5546.0, 5566.0, 5580.0, 5591.0, 5704.0, 5705.0, 5708.0, 57…
GO:0005829	CC	e	cytosol	215/647	5293/29107	1.76748e-20	2	215	1.03221e-17	14.0, 16.0, 23.0, 47.0, 60.0, 71.0, 87.0, 91.0, 163.0, 211.0, 267.0, 535.0, 705.0, 794.0, 826.0, 832.0, 833.0, 1072.0, 1173.0, 1211.0, 1314.0, 1381.0, 1400.0, 1639.0, 1659.0, 1725.0, 1741.0, 1778.0, 1795.0, 2033.0, 2185.0, 2224.0, 2547.0, 2664.0, 2733.0, 2778.0, 2821.0, 2885.0, 2931.0, 2937.0, 3035.0, 3064.0, 3069.0, 3098.0, 3300.0, 3797.0, 4130.0, 4131.0, 4141.0, 4297.0, 4323.0, 4628.0, 4684.0, …
GO:0005634	CC	e	nucleus	214/647	5386/29107	3.77776e-19	5	214	1.65466e-16	43.0, 60.0, 71.0, 103.0, 165.0, 267.0, 328.0, 334.0, 463.0, 506.0, 794.0, 1072.0, 1381.0, 1387.0, 1400.0, 1431.0, 1639.0, 1642.0, 1659.0, 1736.0, 1838.0, 1958.0, 2033.0, 2071.0, 2130.0, 2185.0, 2302.0, 2521.0, 2547.0, 2794.0, 2885.0, 2931.0, 3064.0, 3069.0, 3097.0, 3191.0, 3300.0, 3420.0, 3550.0, 4173.0, 4191.0, 4209.0, 4297.0, 4313.0, 4323.0, 4628.0, 4691.0, 4692.0, 4779.0, 4807.0, 4817.0, 4841.…
GO:0070062	CC	e	extracellular exosome	108/647	2169/29107	2.11722e-15	6	108	7.41875e-13	16.0, 47.0, 60.0, 71.0, 87.0, 165.0, 238.0, 309.0, 334.0, 411.0, 476.0, 491.0, 506.0, 535.0, 537.0, 633.0, 826.0, 832.0, 1072.0, 1173.0, 1292.0, 1314.0, 1431.0, 1508.0, 1642.0, 1759.0, 1778.0, 2629.0, 2720.0, 2734.0, 2778.0, 2806.0, 2821.0, 2885.0, 2937.0, 3191.0, 3482.0, 3643.0, 4141.0, 4191.0, 4249.0, 4363.0, 4628.0, 4691.0, 5093.0, 5216.0, 5297.0, 5306.0, 5315.0, 5493.0, 5566.0, 5580.0, 5641.0…
GO:0005737	CC	e	cytoplasm	183/647	4724/29107	5.96271e-15	2	183	1.74111e-12	16.0, 60.0, 87.0, 103.0, 109.0, 165.0, 309.0, 328.0, 379.0, 463.0, 491.0, 705.0, 775.0, 833.0, 1072.0, 1314.0, 1387.0, 1620.0, 1639.0, 1642.0, 1725.0, 1736.0, 1759.0, 1838.0, 1958.0, 2130.0, 2185.0, 2224.0, 2664.0, 2720.0, 2733.0, 2885.0, 2931.0, 3035.0, 3064.0, 3069.0, 3191.0, 3550.0, 3980.0, 4130.0, 4141.0, 4191.0, 4209.0, 4323.0, 4628.0, 4817.0, 4826.0, 4836.0, 4858.0, 5007.0, 5093.0, 5202.0, …
GO:0005886	CC	e	plasma membrane	167/647	4502/29107	8.34499e-12	3	167	2.08863e-09	14.0, 40.0, 43.0, 47.0, 60.0, 71.0, 87.0, 91.0, 109.0, 163.0, 238.0, 334.0, 379.0, 476.0, 478.0, 491.0, 492.0, 506.0, 535.0, 775.0, 826.0, 887.0, 955.0, 1128.0, 1173.0, 1211.0, 1435.0, 1650.0, 1741.0, 1759.0, 1804.0, 1838.0, 1944.0, 1948.0, 1949.0, 2030.0, 2057.0, 2130.0, 2583.0, 2734.0, 2806.0, 2821.0, 2847.0, 2885.0, 2899.0, 3036.0, 3069.0, 3163.0, 3482.0, 3643.0, 3765.0, 3897.0, 4043.0, 4131.0…
GO:0098978	CC	e	glutamatergic synapse	31/647	333/29107	2.37081e-11	4	31	5.19207e-09	60.0, 87.0, 163.0, 491.0, 492.0, 1128.0, 1173.0, 1741.0, 1759.0, 1948.0, 1949.0, 2185.0, 2563.0, 2899.0, 4900.0, 5216.0, 6780.0, 6812.0, 7415.0, 8775.0, 9746.0, 9900.0, 10211.0, 10368.0, 22883.0, 50632.0, 80863.0, 84152.0, 112476.0, 347730.0, 388662.0
GO:0005794	CC	e	Golgi apparatus	57/647	988/29107	6.59217e-11	5	57	1.28328e-08	43.0, 109.0, 267.0, 411.0, 476.0, 478.0, 535.0, 955.0, 1759.0, 2583.0, 2629.0, 2664.0, 2720.0, 2734.0, 2885.0, 3064.0, 3482.0, 4043.0, 4249.0, 5007.0, 5798.0, 6293.0, 6853.0, 7425.0, 8120.0, 8720.0, 8729.0, 8841.0, 9382.0, 9777.0, 10618.0, 11041.0, 22820.0, 22853.0, 22895.0, 23193.0, 23385.0, 23423.0, 26003.0, 27327.0, 53349.0, 54732.0, 54890.0, 55275.0, 57414.0, 57451.0, 57613.0, 58485.0, 78986.…
GO:0043025	CC	e	neuronal cell body	31/647	355/29107	1.1955e-10	3	31	2.06891e-08	40.0, 267.0, 478.0, 1620.0, 1639.0, 1741.0, 2185.0, 2563.0, 2664.0, 2931.0, 3897.0, 4130.0, 4131.0, 4900.0, 5798.0, 6543.0, 6620.0, 6750.0, 6780.0, 6861.0, 9900.0, 22853.0, 23154.0, 25861.0, 26504.0, 51035.0, 56896.0, 57468.0, 57657.0, 84152.0, 124925.0
GO:0030425	CC	e	dendrite	34/647	423/29107	1.40685e-10	5	34	2.06891e-08	267.0, 775.0, 794.0, 1128.0, 1620.0, 1838.0, 2185.0, 2563.0, 2899.0, 3064.0, 3897.0, 4130.0, 4131.0, 5582.0, 6543.0, 6780.0, 6853.0, 7070.0, 9746.0, 9900.0, 10368.0, 23154.0, 23208.0, 25921.0, 26504.0, 51035.0, 54550.0, 56896.0, 57451.0, 57463.0, 57657.0, 57692.0, 85300.0, 140679.0
GO:0048471	CC	e	perinuclear region of cytoplasm	46/647	713/29107	1.41706e-10	2	46	2.06891e-08	43.0, 267.0, 309.0, 328.0, 535.0, 1113.0, 1435.0, 1508.0, 2185.0, 2521.0, 2720.0, 3064.0, 3482.0, 4131.0, 5007.0, 5566.0, 5580.0, 5582.0, 5641.0, 5864.0, 6293.0, 6812.0, 6855.0, 6861.0, 7248.0, 7415.0, 9099.0, 9131.0, 9491.0, 9681.0, 10079.0, 22853.0, 23208.0, 26999.0, 30845.0, 53349.0, 53916.0, 55275.0, 56897.0, 57414.0, 57692.0, 84649.0, 85300.0, 124925.0, 340061.0, 376267.0
GO:0030424	CC	e	axon	28/647	324/29107	1.20176e-09	5	28	1.6196e-07	60.0, 476.0, 478.0, 1639.0, 2563.0, 2664.0, 2899.0, 2931.0, 3064.0, 3643.0, 3897.0, 4130.0, 4131.0, 4900.0, 5864.0, 6543.0, 6812.0, 6853.0, 6861.0, 8567.0, 23208.0, 27242.0, 54550.0, 55714.0, 79969.0, 85300.0, 127833.0, 347730.0
GO:0016607	CC	e	nuclear speck	31/647	411/29107	4.22564e-09	3	31	5.28808e-07	328.0, 535.0, 2057.0, 3550.0, 4841.0, 5093.0, 5546.0, 5566.0, 6046.0, 6651.0, 9128.0, 9343.0, 9733.0, 10291.0, 10482.0, 10594.0, 10992.0, 11176.0, 11273.0, 22985.0, 24144.0, 24148.0, 27339.0, 51755.0, 54883.0, 54890.0, 56252.0, 56478.0, 57634.0, 64783.0, 79595.0
GO:0030672	CC	e	synaptic vesicle membrane	13/647	74/29107	8.66492e-09	8	13	1.01206e-06	1211.0, 6853.0, 6855.0, 6861.0, 9900.0, 22895.0, 23025.0, 55530.0, 80863.0, 112476.0, 127833.0, 140679.0, 192683.0
GO:0030426	CC	e	growth cone	16/647	134/29107	5.31147e-08	3	16	5.81606e-06	267.0, 1314.0, 1400.0, 1741.0, 2185.0, 4131.0, 7070.0, 7248.0, 10540.0, 22853.0, 25861.0, 57451.0, 57616.0, 85300.0, 114787.0, 347730.0
GO:0071005	CC	e	U2-type precatalytic spliceosome	10/647	50/29107	1.26714e-07	5	10	1.3059e-05	3550.0, 9128.0, 9343.0, 10262.0, 10291.0, 10594.0, 10992.0, 23020.0, 23450.0, 24148.0
GO:0005730	CC	e	nucleolus	56/647	1186/29107	1.59021e-07	5	56	1.5478e-05	103.0, 328.0, 379.0, 705.0, 1736.0, 2130.0, 2547.0, 2733.0, 2885.0, 2975.0, 3421.0, 4141.0, 4691.0, 4839.0, 5007.0, 5469.0, 5591.0, 6389.0, 6749.0, 8479.0, 8602.0, 9221.0, 9277.0, 9416.0, 9442.0, 9587.0, 9793.0, 9875.0, 10528.0, 10849.0, 11176.0, 22984.0, 23133.0, 23168.0, 23185.0, 23450.0, 23641.0, 24144.0, 25942.0, 26071.0, 54552.0, 54663.0, 55226.0, 55661.0, 56915.0, 57062.0, 57707.0, 64768.0,…
GO:0005789	CC	e	endoplasmic reticulum membrane	49/647	974/29107	1.74605e-07	4	49	1.61005e-05	267.0, 537.0, 1314.0, 1650.0, 1798.0, 2677.0, 3163.0, 3703.0, 4779.0, 5007.0, 6184.0, 6396.0, 6734.0, 6786.0, 6836.0, 7316.0, 7415.0, 8720.0, 8760.0, 9632.0, 9746.0, 9854.0, 10134.0, 10195.0, 10682.0, 10956.0, 11161.0, 22820.0, 22883.0, 23065.0, 23141.0, 23250.0, 23344.0, 23423.0, 23646.0, 26003.0, 26470.0, 51604.0, 53349.0, 54732.0, 57535.0, 60673.0, 64764.0, 80346.0, 81502.0, 84197.0, 84649.0, …
GO:0005887	CC	e	integral component of plasma membrane	63/647	1413/29107	2.24367e-07	4	63	1.96546e-05	40.0, 91.0, 109.0, 238.0, 491.0, 492.0, 775.0, 1128.0, 1948.0, 1949.0, 2030.0, 2057.0, 2563.0, 2847.0, 2899.0, 3036.0, 3482.0, 3643.0, 4323.0, 4363.0, 4987.0, 5362.0, 6543.0, 6567.0, 6786.0, 6869.0, 7070.0, 8455.0, 8506.0, 9369.0, 9427.0, 9568.0, 9990.0, 10134.0, 10682.0, 11120.0, 22853.0, 23250.0, 23385.0, 23428.0, 26011.0, 27242.0, 50632.0, 51310.0, 55714.0, 56097.0, 56098.0, 56103.0, 56109.0, …
GO:0005765	CC	e	lysosomal membrane	24/647	331/29107	4.86595e-07	7	24	4.0596e-05	309.0, 533.0, 535.0, 1173.0, 1534.0, 2629.0, 5660.0, 6396.0, 7879.0, 8907.0, 9114.0, 9681.0, 10211.0, 10670.0, 23208.0, 23250.0, 23339.0, 23385.0, 23646.0, 51479.0, 55823.0, 57535.0, 57707.0, 221955.0
GO:0005681	CC	e	spliceosomal complex	12/647	89/29107	6.55769e-07	3	12	5.22231e-05	1659.0, 4691.0, 6626.0, 7536.0, 9128.0, 10262.0, 10291.0, 10992.0, 23020.0, 24144.0, 24148.0, 56259.0
GO:0008021	CC	e	synaptic vesicle	14/647	125/29107	7.93321e-07	9	14	6.04303e-05	1759.0, 5864.0, 6853.0, 6855.0, 9114.0, 9900.0, 22895.0, 23208.0, 23385.0, 54732.0, 55530.0, 112476.0, 376267.0, 388662.0
GO:0098982	CC	e	GABA-ergic synapse	10/647	65/29107	1.63688e-06	4	10	0.000119493	491.0, 492.0, 2563.0, 9746.0, 9900.0, 10211.0, 22883.0, 140679.0, 347730.0, 388662.0
GO:0071013	CC	e	catalytic step 2 spliceosome	11/647	85/29107	2.89202e-06	4	11	0.000202673	1659.0, 9343.0, 9416.0, 10291.0, 10594.0, 10992.0, 23020.0, 23450.0, 24144.0, 24148.0, 27339.0
GO:0045202	CC	e	synapse	25/647	407/29107	5.65108e-06	3	25	0.000380796	43.0, 60.0, 478.0, 794.0, 1128.0, 1759.0, 1838.0, 2563.0, 4130.0, 4131.0, 5798.0, 6543.0, 6750.0, 8662.0, 9990.0, 22895.0, 23208.0, 25861.0, 26999.0, 57451.0, 57468.0, 60412.0, 83660.0, 85300.0, 145270.0
GO:0030133	CC	e	transport vesicle	11/647	93/29107	7.03967e-06	7	11	0.000456797	633.0, 1113.0, 1314.0, 3482.0, 6836.0, 7425.0, 10618.0, 11161.0, 22820.0, 23423.0, 54732.0
GO:0010494	CC	e	cytoplasmic stress granule	10/647	77/29107	7.89867e-06	7	10	0.000494231	6780.0, 7415.0, 9698.0, 9898.0, 10482.0, 10658.0, 11273.0, 23185.0, 23215.0, 23367.0
GO:0043005	CC	e	neuron projection	22/647	339/29107	8.66461e-06	4	22	0.000523462	794.0, 1639.0, 2563.0, 2821.0, 2847.0, 4130.0, 4684.0, 4987.0, 6855.0, 9568.0, 9900.0, 22895.0, 23025.0, 23208.0, 26011.0, 26999.0, 55714.0, 57451.0, 57468.0, 57699.0, 85300.0, 140679.0
GO:0043204	CC	e	perikaryon	14/647	158/29107	1.2688e-05	2	14	0.000740978	460.0, 775.0, 1400.0, 2521.0, 2806.0, 2899.0, 4131.0, 4692.0, 5798.0, 6543.0, 23154.0, 23208.0, 57463.0, 57699.0
GO:0000781	CC	e	chromosome, telomeric region	14/647	160/29107	1.46411e-05	3	14	0.000827459	328.0, 1642.0, 2547.0, 4173.0, 5514.0, 5591.0, 7014.0, 8563.0, 24144.0, 55226.0, 55506.0, 56897.0, 64858.0, 80335.0
GO:0048786	CC	e	presynaptic active zone	7/647	39/29107	2.15123e-05	2	7	0.00115738	5864.0, 6853.0, 6855.0, 9900.0, 10211.0, 23025.0, 140679.0
GO:0005783	CC	e	endoplasmic reticulum	45/647	1036/29107	2.17999e-05	5	45	0.00115738	267.0, 328.0, 476.0, 478.0, 1620.0, 1650.0, 2629.0, 3064.0, 4043.0, 5580.0, 6184.0, 6780.0, 6786.0, 7070.0, 7415.0, 8760.0, 9491.0, 9900.0, 10134.0, 10195.0, 10525.0, 10682.0, 10956.0, 11161.0, 22820.0, 23141.0, 23250.0, 23344.0, 23385.0, 23423.0, 51035.0, 53349.0, 54732.0, 55341.0, 55959.0, 57451.0, 58485.0, 64764.0, 79837.0, 80346.0, 81502.0, 84649.0, 124925.0, 254531.0, 347730.0
GO:0022624	CC	e	proteasome accessory complex	5/647	17/29107	2.649e-05	2	5	0.00136502	5704.0, 5705.0, 5708.0, 5714.0, 5717.0
GO:0035578	CC	e	azurophil granule lumen	10/647	91/29107	3.50392e-05	7	10	0.00175396	47.0, 411.0, 1778.0, 2720.0, 5580.0, 7415.0, 10383.0, 10493.0, 58485.0, 203068.0
GO:0016604	CC	e	nuclear body	20/647	321/29107	3.91438e-05	2	20	0.001905	463.0, 1387.0, 1435.0, 1659.0, 5514.0, 6932.0, 6942.0, 7014.0, 7536.0, 7874.0, 9031.0, 9656.0, 9667.0, 25929.0, 51593.0, 55341.0, 63893.0, 64858.0, 83442.0, 283489.0
GO:0005874	CC	e	microtubule	19/647	298/29107	4.45007e-05	6	19	0.00210717	1639.0, 1759.0, 1778.0, 2931.0, 3797.0, 4130.0, 4131.0, 6786.0, 7277.0, 7283.0, 10383.0, 10540.0, 10574.0, 10726.0, 79969.0, 83658.0, 85462.0, 157922.0, 203068.0
GO:0010008	CC	e	endosome membrane	16/647	227/29107	5.40064e-05	6	16	0.00248998	533.0, 535.0, 537.0, 3482.0, 3643.0, 6293.0, 7316.0, 7879.0, 9114.0, 11230.0, 23154.0, 23385.0, 30845.0, 51479.0, 55275.0, 376267.0
GO:0005925	CC	e	focal adhesion	23/647	418/29107	7.30324e-05	5	23	0.00328084	60.0, 71.0, 87.0, 309.0, 1072.0, 1948.0, 2185.0, 3482.0, 3897.0, 4323.0, 5216.0, 5297.0, 7070.0, 9656.0, 10211.0, 10395.0, 10525.0, 10982.0, 23385.0, 30845.0, 79969.0, 83660.0, 83692.0
GO:0042470	CC	e	melanosome	10/647	100/29107	7.89533e-05	8	10	0.00345815	309.0, 476.0, 535.0, 1508.0, 4323.0, 6184.0, 10211.0, 23193.0, 23385.0, 27044.0
GO:0030176	CC	e	integral component of endoplasmic reticulum membrane	11/647	121/29107	8.42583e-05	5	11	0.0036005	267.0, 1798.0, 6786.0, 10237.0, 23065.0, 23141.0, 23344.0, 51604.0, 57414.0, 84649.0, 340061.0
GO:0071006	CC	e	U2-type catalytic step 1 spliceosome	4/647	12/29107	0.000103869	5	4	0.00428329	10594.0, 23020.0, 27339.0, 54883.0
GO:1904813	CC	e	ficolin-1-rich granule lumen	11/647	124/29107	0.000105126	5	11	0.00428329	47.0, 411.0, 1508.0, 2547.0, 2720.0, 2821.0, 5315.0, 5708.0, 5717.0, 7415.0, 10075.0
GO:0035371	CC	e	microtubule plus-end	5/647	23/29107	0.00012898	3	5	0.00513576	1639.0, 9793.0, 10982.0, 22924.0, 25999.0
GO:0030688	CC	e	preribosome, small subunit precursor	4/647	13/29107	0.000147397	4	4	0.00573866	705.0, 28987.0, 117246.0, 161424.0
GO:0060077	CC	e	inhibitory synapse	4/647	14/29107	0.000202733	4	4	0.00759088	1838.0, 23208.0, 84966.0, 140679.0
GO:0046540	CC	e	U4/U6 x U5 tri-snRNP complex	6/647	39/29107	0.000205906	6	6	0.00759088	9128.0, 9343.0, 9416.0, 10594.0, 23020.0, 24148.0
GO:0097433	CC	e	dense body	3/647	6/29107	0.000207969	2	3	0.00759088	60.0, 71.0, 27044.0
GO:0098794	CC	e	postsynapse	9/647	94/29107	0.000248579	2	9	0.00888797	163.0, 1173.0, 2030.0, 2931.0, 6543.0, 6812.0, 8775.0, 23154.0, 388662.0
GO:0045211	CC	e	postsynaptic membrane	11/647	139/29107	0.000288117	5	11	0.0100956	2899.0, 4900.0, 9093.0, 9568.0, 9746.0, 22883.0, 22895.0, 57451.0, 57692.0, 84966.0, 221955.0
GO:0098685	CC	e	Schaffer collateral - CA1 synapse	8/647	78/29107	0.000340865	4	8	0.0117097	60.0, 71.0, 832.0, 1128.0, 6853.0, 6855.0, 10368.0, 23208.0
GO:0032991	CC	e	protein-containing complex	29/647	643/29107	0.000349802	1	29	0.0117857	60.0, 238.0, 267.0, 476.0, 1292.0, 1642.0, 2547.0, 2664.0, 2806.0, 3064.0, 4692.0, 5018.0, 5591.0, 5864.0, 6812.0, 7248.0, 7415.0, 7874.0, 9100.0, 9500.0, 9746.0, 9793.0, 22895.0, 23065.0, 26100.0, 26504.0, 51593.0, 57680.0, 203068.0
GO:0032588	CC	e	trans-Golgi network membrane	9/647	100/29107	0.000395289	4	9	0.0130669	1211.0, 3482.0, 6293.0, 8907.0, 9382.0, 10079.0, 25999.0, 55275.0, 192683.0
GO:0097440	CC	e	apical dendrite	4/647	17/29107	0.000457111	6	4	0.0148307	2185.0, 2931.0, 4131.0, 124925.0
GO:0044316	CC	e	cone cell pedicle	2/647	2/29107	0.000493352	4	2	0.0154349	57657.0, 140679.0
GO:0035101	CC	e	FACT complex	2/647	2/29107	0.000493352	4	2	0.0154349	6749.0, 11198.0
GO:0000139	CC	e	Golgi membrane	27/647	587/29107	0.000519513	5	27	0.0156785	955.0, 1314.0, 2583.0, 2734.0, 4249.0, 4684.0, 5007.0, 6836.0, 8720.0, 8729.0, 8907.0, 9382.0, 9746.0, 10075.0, 11041.0, 22820.0, 22883.0, 23423.0, 23646.0, 25789.0, 26003.0, 54732.0, 57414.0, 84752.0, 149175.0, 192683.0, 222865.0
GO:0005694	CC	e	chromosome	13/647	198/29107	0.000521886	5	13	0.0156785	705.0, 2033.0, 4691.0, 5430.0, 7874.0, 8237.0, 8243.0, 9656.0, 10849.0, 11143.0, 55661.0, 116092.0, 117246.0
GO:0098793	CC	e	presynapse	9/647	104/29107	0.000527987	2	9	0.0156785	60.0, 491.0, 1173.0, 2030.0, 6543.0, 8775.0, 23208.0, 85300.0, 112476.0
GO:0044327	CC	e	dendritic spine head	3/647	8/29107	0.00056322	2	3	0.0161764	2521.0, 4900.0, 84152.0
GO:0036513	CC	e	Derlin-1 retrotranslocation complex	3/647	8/29107	0.00056322	3	3	0.0161764	267.0, 7415.0, 81502.0
GO:0005739	CC	e	mitochondrion	48/647	1307/29107	0.000713036	5	48	0.020149	16.0, 211.0, 309.0, 328.0, 411.0, 506.0, 1431.0, 2806.0, 2931.0, 3035.0, 3098.0, 3420.0, 3421.0, 3980.0, 4191.0, 4313.0, 4720.0, 4817.0, 4836.0, 5018.0, 5202.0, 5315.0, 5566.0, 5580.0, 6389.0, 6586.0, 6812.0, 8165.0, 8729.0, 9093.0, 9131.0, 9673.0, 10131.0, 10134.0, 10849.0, 10939.0, 10989.0, 11332.0, 23385.0, 25813.0, 51253.0, 51603.0, 53349.0, 56652.0, 60528.0, 84273.0, 84649.0, 133522.0
GO:0008540	CC	e	proteasome regulatory particle, base subcomplex	3/647	9/29107	0.000830888	2	3	0.0231066	5704.0, 5705.0, 5708.0
GO:0035267	CC	e	NuA4 histone acetyltransferase complex	4/647	20/29107	0.000882566	9	4	0.0237886	60.0, 8607.0, 51412.0, 57634.0
GO:0005682	CC	e	U5 snRNP	4/647	20/29107	0.000882566	5	4	0.0237886	9416.0, 10594.0, 23020.0, 24148.0
GO:0005768	CC	e	endosome	16/647	296/29107	0.00105772	7	16	0.0271989	460.0, 476.0, 2885.0, 3482.0, 4043.0, 5798.0, 5864.0, 10079.0, 10211.0, 10618.0, 50632.0, 51479.0, 53916.0, 55823.0, 340061.0, 376267.0
GO:0005770	CC	e	late endosome	10/647	138/29107	0.00106534	8	10	0.0271989	3064.0, 3482.0, 3643.0, 5641.0, 5660.0, 7879.0, 23339.0, 55823.0, 57535.0, 84866.0
GO:0016234	CC	e	inclusion body	4/647	21/29107	0.00107119	3	4	0.0271989	3064.0, 5704.0, 5705.0, 6620.0
GO:0005697	CC	e	telomerase holoenzyme complex	4/647	21/29107	0.00107119	3	4	0.0271989	1736.0, 9887.0, 54552.0, 55226.0
GO:0000502	CC	e	proteasome complex	6/647	53/29107	0.00111427	5	6	0.0274958	5704.0, 5705.0, 5708.0, 5714.0, 5717.0, 7415.0
GO:0043195	CC	e	terminal bouton	6/647	53/29107	0.00111427	3	6	0.0274958	794.0, 2899.0, 5864.0, 6855.0, 23025.0, 23208.0
GO:0001650	CC	e	fibrillar center	10/647	140/29107	0.00118859	2	10	0.0289224	1736.0, 4841.0, 9221.0, 9682.0, 9730.0, 9825.0, 9875.0, 10528.0, 10849.0, 55809.0
GO:0043231	CC	e	intracellular membrane-bounded organelle	34/647	847/29107	0.0012128	4	34	0.0291072	491.0, 492.0, 535.0, 705.0, 1650.0, 1798.0, 2720.0, 4209.0, 5007.0, 5660.0, 6396.0, 6602.0, 6709.0, 7415.0, 7425.0, 9093.0, 9343.0, 9667.0, 10237.0, 23054.0, 23193.0, 23250.0, 26504.0, 26507.0, 27327.0, 30845.0, 51479.0, 51493.0, 55275.0, 56478.0, 57658.0, 84649.0, 121665.0, 399979.0
GO:0099056	CC	e	integral component of presynaptic membrane	6/647	54/29107	0.00123034	6	6	0.0291291	492.0, 1128.0, 1948.0, 1949.0, 23385.0, 112476.0
GO:0005721	CC	e	pericentric heterochromatin	4/647	22/29107	0.00128638	4	4	0.0298073	9031.0, 9682.0, 23310.0, 114991.0
GO:0005795	CC	e	Golgi stack	5/647	37/29107	0.00129301	4	5	0.0298073	8720.0, 8729.0, 25999.0, 53349.0, 55959.0
GO:0005811	CC	e	lipid droplet	8/647	96/29107	0.00136157	5	8	0.0309801	7248.0, 7415.0, 7879.0, 8729.0, 10134.0, 27339.0, 53349.0, 84649.0
GO:0033181	CC	e	plasma membrane proton-transporting V-type ATPase complex	2/647	3/29107	0.00145819	5	2	0.0326026	537.0, 9114.0
GO:0005764	CC	e	lysosome	15/647	277/29107	0.0014701	7	15	0.0326026	411.0, 1508.0, 2629.0, 3643.0, 5641.0, 5660.0, 5864.0, 7879.0, 8078.0, 9681.0, 10670.0, 23208.0, 55823.0, 57535.0, 84866.0
GO:0043679	CC	e	axon terminus	6/647	56/29107	0.00148999	3	6	0.0326309	1128.0, 5798.0, 6543.0, 6620.0, 9114.0, 112476.0
GO:0005881	CC	e	cytoplasmic microtubule	6/647	57/29107	0.00163449	7	6	0.0351841	1778.0, 7283.0, 10982.0, 80346.0, 85462.0, 145483.0
GO:0032040	CC	e	small-subunit processome	5/647	39/29107	0.00164675	4	5	0.0351841	5591.0, 8602.0, 9277.0, 10528.0, 22984.0
GO:0005667	CC	e	transcription regulator complex	12/647	199/29107	0.0017506	2	12	0.0369524	328.0, 463.0, 1387.0, 2033.0, 2547.0, 5089.0, 5591.0, 6665.0, 9442.0, 22809.0, 23054.0, 55809.0
GO:0005791	CC	e	rough endoplasmic reticulum	6/647	58/29107	0.00178939	6	6	0.037185	411.0, 5315.0, 6184.0, 6780.0, 81502.0, 121665.0
GO:0035097	CC	e	histone methyltransferase complex	4/647	24/29107	0.00180406	5	4	0.037185	4297.0, 23054.0, 58508.0, 80335.0
GO:0098839	CC	e	postsynaptic density membrane	5/647	40/29107	0.00184803	6	5	0.0376483	491.0, 775.0, 10368.0, 80863.0, 112476.0
GO:0005684	CC	e	U2-type spliceosomal complex	3/647	12/29107	0.00207039	4	3	0.0407565	10291.0, 10992.0, 54883.0
GO:0048787	CC	e	presynaptic active zone membrane	3/647	12/29107	0.00207039	5	3	0.0407565	6812.0, 8506.0, 23208.0
GO:0008250	CC	e	oligosaccharyltransferase complex	3/647	12/29107	0.00207039	4	3	0.0407565	1650.0, 3703.0, 6184.0
GO:0055037	CC	e	recycling endosome	9/647	127/29107	0.00217577	8	9	0.0423549	6293.0, 7283.0, 10079.0, 22853.0, 23208.0, 23250.0, 53916.0, 55275.0, 376267.0
GO:1990904	CC	e	ribonucleoprotein complex	10/647	153/29107	0.00230324	2	10	0.0443438	60.0, 1995.0, 2975.0, 3191.0, 4691.0, 8607.0, 9343.0, 10658.0, 23636.0, 51593.0
GO:0005802	CC	e	trans-Golgi network	11/647	182/29107	0.00263068	4	11	0.0498716	2629.0, 3482.0, 5007.0, 8729.0, 10079.0, 10618.0, 23208.0, 23250.0, 25999.0, 57535.0, 79094.0
GO:0030126	CC	e	COPI vesicle coat	3/647	13/29107	0.00264729	5	3	0.0498716	1314.0, 22820.0, 23423.0
GO:0005515	MF	e	protein binding	489/647	12418/29107	3.26023e-66	2	489	1.44004e-62	14.0, 23.0, 40.0, 43.0, 47.0, 60.0, 71.0, 87.0, 91.0, 103.0, 163.0, 211.0, 238.0, 267.0, 309.0, 328.0, 334.0, 379.0, 463.0, 476.0, 478.0, 491.0, 492.0, 506.0, 533.0, 535.0, 537.0, 633.0, 705.0, 775.0, 826.0, 832.0, 833.0, 887.0, 1072.0, 1114.0, 1128.0, 1173.0, 1211.0, 1292.0, 1314.0, 1381.0, 1387.0, 1400.0, 1435.0, 1508.0, 1534.0, 1620.0, 1639.0, 1642.0, 1650.0, 1659.0, 1725.0, 1736.0, 1741.0, 17…
GO:0003723	MF	e	RNA binding	114/647	1389/29107	2.69762e-34	4	114	5.9577e-31	23.0, 103.0, 328.0, 705.0, 1431.0, 1659.0, 1736.0, 1759.0, 1778.0, 2130.0, 2224.0, 2521.0, 2547.0, 2806.0, 2885.0, 3069.0, 3191.0, 4191.0, 4691.0, 4839.0, 4841.0, 4858.0, 5093.0, 5216.0, 5315.0, 5430.0, 5514.0, 5591.0, 6184.0, 6294.0, 6301.0, 6626.0, 6651.0, 6734.0, 6749.0, 6780.0, 6812.0, 6830.0, 6942.0, 7316.0, 7415.0, 7536.0, 8165.0, 8243.0, 8602.0, 8662.0, 9100.0, 9221.0, 9277.0, 9343.0, 9416…
GO:0005524	MF	e	ATP binding	88/647	1458/29107	1.50152e-17	8	88	2.21074e-14	16.0, 23.0, 47.0, 60.0, 71.0, 91.0, 109.0, 238.0, 476.0, 478.0, 491.0, 492.0, 506.0, 537.0, 833.0, 1659.0, 1778.0, 2071.0, 2185.0, 2547.0, 2931.0, 2937.0, 3035.0, 3098.0, 3421.0, 3643.0, 3797.0, 3980.0, 4141.0, 4173.0, 4363.0, 4628.0, 5297.0, 5315.0, 5566.0, 5580.0, 5582.0, 5591.0, 5704.0, 5705.0, 6301.0, 6853.0, 7204.0, 7415.0, 8243.0, 8607.0, 9031.0, 9093.0, 9221.0, 9416.0, 9730.0, 10061.0, 100…
GO:0016887	MF	e	ATP hydrolysis activity	24/647	264/29107	6.84916e-09	7	24	7.56318e-06	476.0, 478.0, 491.0, 492.0, 1659.0, 2071.0, 3797.0, 4173.0, 7415.0, 8607.0, 9416.0, 10079.0, 22880.0, 22985.0, 23020.0, 23132.0, 23250.0, 55661.0, 56652.0, 56897.0, 57062.0, 57680.0, 84893.0, 89797.0
GO:0044877	MF	e	protein-containing complex binding	28/647	361/29107	1.30563e-08	2	28	1.1534e-05	163.0, 328.0, 1211.0, 1642.0, 1759.0, 2185.0, 2547.0, 2885.0, 3643.0, 3914.0, 4131.0, 5469.0, 7014.0, 7248.0, 8775.0, 9114.0, 9681.0, 9825.0, 10134.0, 22895.0, 23450.0, 23636.0, 25942.0, 50632.0, 60673.0, 64858.0, 192683.0, 203068.0
GO:0003677	MF	e	DNA binding	49/647	921/29107	2.126e-08	4	49	1.56509e-05	103.0, 328.0, 334.0, 1642.0, 1958.0, 2033.0, 2071.0, 2302.0, 2521.0, 2547.0, 2975.0, 3097.0, 3980.0, 4841.0, 5430.0, 5514.0, 6651.0, 6656.0, 6665.0, 6749.0, 6830.0, 6942.0, 7726.0, 8243.0, 8289.0, 9131.0, 9203.0, 9533.0, 10075.0, 11128.0, 22850.0, 23013.0, 23126.0, 23132.0, 25942.0, 51593.0, 54870.0, 55506.0, 55734.0, 55809.0, 56897.0, 57616.0, 57634.0, 57680.0, 58499.0, 58508.0, 114991.0, 116092…
GO:0008022	MF	e	protein C-terminus binding	18/647	189/29107	2.61345e-07	3	18	0.000160835	1741.0, 1759.0, 2033.0, 2071.0, 2185.0, 2547.0, 2847.0, 4691.0, 4987.0, 5430.0, 5864.0, 7014.0, 7874.0, 9656.0, 22924.0, 23215.0, 57466.0, 57658.0
GO:0003713	MF	e	transcription coactivator activity	20/647	232/29107	2.91301e-07	3	20	0.000160835	328.0, 1387.0, 2033.0, 2521.0, 5469.0, 6602.0, 8289.0, 8607.0, 9442.0, 9500.0, 23054.0, 23326.0, 24148.0, 25942.0, 51412.0, 55809.0, 57658.0, 58508.0, 163732.0, 171023.0
GO:0003682	MF	e	chromatin binding	26/647	418/29107	2.93956e-06	2	26	0.00141298	1387.0, 2033.0, 2521.0, 4841.0, 5089.0, 5469.0, 6046.0, 6294.0, 6602.0, 6665.0, 8243.0, 8841.0, 11128.0, 22809.0, 22880.0, 23054.0, 23133.0, 23636.0, 25942.0, 51412.0, 54623.0, 57616.0, 57634.0, 57680.0, 80335.0, 171023.0
GO:0042802	MF	e	identical protein binding	62/647	1495/29107	3.22385e-06	3	62	0.00141298	60.0, 71.0, 211.0, 238.0, 267.0, 309.0, 334.0, 833.0, 1400.0, 1435.0, 1659.0, 1725.0, 1759.0, 1798.0, 2057.0, 2130.0, 2521.0, 2733.0, 2806.0, 2885.0, 2937.0, 3035.0, 3036.0, 3064.0, 3482.0, 3550.0, 4297.0, 4691.0, 4779.0, 4841.0, 5362.0, 6396.0, 6626.0, 6773.0, 6786.0, 6812.0, 6853.0, 6855.0, 7283.0, 7415.0, 7536.0, 9099.0, 9500.0, 9667.0, 10540.0, 10682.0, 10982.0, 11161.0, 22924.0, 23020.0, 232…
GO:0031625	MF	e	ubiquitin protein ligase binding	21/647	296/29107	3.51885e-06	5	21	0.00141298	71.0, 91.0, 1741.0, 2185.0, 2821.0, 4720.0, 5430.0, 5566.0, 7316.0, 7415.0, 7874.0, 8924.0, 9099.0, 9682.0, 10670.0, 23208.0, 51035.0, 55611.0, 81502.0, 203068.0, 340061.0
GO:0051010	MF	e	microtubule plus-end binding	6/647	21/29107	4.81107e-06	6	6	0.00177088	1639.0, 6786.0, 9793.0, 10982.0, 22924.0, 25999.0
GO:0005525	MF	e	GTP binding	23/647	373/29107	1.24705e-05	8	23	0.00423711	309.0, 379.0, 1759.0, 2778.0, 2794.0, 3643.0, 5864.0, 6734.0, 7277.0, 7283.0, 7879.0, 9221.0, 9343.0, 10383.0, 10670.0, 30845.0, 51493.0, 53916.0, 54552.0, 55341.0, 84273.0, 203068.0, 376267.0
GO:0003729	MF	e	mRNA binding	16/647	210/29107	2.10113e-05	5	16	0.00662906	3069.0, 3191.0, 4858.0, 5093.0, 5315.0, 7536.0, 8563.0, 9698.0, 10482.0, 10658.0, 23013.0, 56478.0, 57510.0, 64783.0, 79869.0, 84530.0
GO:0030374	MF	e	nuclear receptor coactivator activity	8/647	56/29107	3.16641e-05	4	8	0.00932403	87.0, 5469.0, 23054.0, 23082.0, 23326.0, 55809.0, 57658.0, 133522.0
GO:0019905	MF	e	syntaxin binding	8/647	60/29107	5.27593e-05	4	8	0.0145649	6293.0, 6812.0, 6861.0, 8775.0, 54732.0, 55823.0, 127833.0, 152579.0
GO:0042288	MF	e	MHC class I protein binding	5/647	20/29107	6.28009e-05	5	5	0.0163171	506.0, 7415.0, 10134.0, 10383.0, 203068.0
GO:0005049	MF	e	nuclear export signal receptor activity	4/647	11/29107	7.04857e-05	3	4	0.0172486	8021.0, 23039.0, 56478.0, 57510.0
GO:0003678	MF	e	DNA helicase activity	7/647	47/29107	7.54244e-05	5	7	0.0172486	2547.0, 4173.0, 8607.0, 23132.0, 56652.0, 57680.0, 84893.0
GO:1990381	MF	e	ubiquitin-specific protease binding	5/647	21/29107	8.09227e-05	5	5	0.0172486	267.0, 7415.0, 9733.0, 9825.0, 57414.0
GO:0042803	MF	e	protein homodimerization activity	32/647	671/29107	8.43768e-05	4	32	0.0172486	43.0, 87.0, 1435.0, 2720.0, 2937.0, 3035.0, 4209.0, 4297.0, 5018.0, 5660.0, 6301.0, 7014.0, 7727.0, 9491.0, 10670.0, 11332.0, 22880.0, 24149.0, 26011.0, 27102.0, 29959.0, 55714.0, 57451.0, 57863.0, 64858.0, 80222.0, 81502.0, 84058.0, 84649.0, 116092.0, 121665.0, 340061.0
GO:0005200	MF	e	structural constituent of cytoskeleton	10/647	101/29107	8.5911e-05	2	10	0.0172486	60.0, 71.0, 5493.0, 6709.0, 7277.0, 7283.0, 10383.0, 51412.0, 83660.0, 203068.0
GO:0008134	MF	e	transcription factor binding	14/647	193/29107	0.000114853	3	14	0.0220568	1387.0, 2033.0, 5089.0, 5469.0, 5591.0, 5705.0, 5798.0, 7874.0, 8841.0, 10307.0, 22984.0, 23082.0, 133522.0, 340061.0
GO:0031369	MF	e	translation initiation factor binding	5/647	23/29107	0.00012898	3	5	0.0237377	2733.0, 8662.0, 10658.0, 23208.0, 23367.0
GO:0005509	MF	e	calcium ion binding	32/647	704/29107	0.000142578	5	32	0.0251906	87.0, 309.0, 794.0, 826.0, 6586.0, 6620.0, 6709.0, 6786.0, 6861.0, 9746.0, 22883.0, 22895.0, 23025.0, 23105.0, 23208.0, 23344.0, 30845.0, 54550.0, 55118.0, 55959.0, 56097.0, 56098.0, 56103.0, 56109.0, 56110.0, 56111.0, 56113.0, 56134.0, 56142.0, 57451.0, 92211.0, 127833.0
GO:0005544	MF	e	calcium-dependent phospholipid binding	7/647	53/29107	0.000164768	4	7	0.0279915	309.0, 6861.0, 22895.0, 23208.0, 23344.0, 57699.0, 127833.0
GO:0005516	MF	e	calmodulin binding	14/647	201/29107	0.000175981	3	14	0.0287892	109.0, 165.0, 491.0, 492.0, 775.0, 2130.0, 4628.0, 4900.0, 6543.0, 6709.0, 23025.0, 23352.0, 84254.0, 157922.0
GO:0005198	MF	e	structural molecule activity	12/647	157/29107	0.000214301	1	12	0.0335905	1211.0, 1314.0, 2794.0, 3914.0, 4130.0, 4131.0, 5493.0, 5717.0, 6396.0, 22820.0, 83660.0, 203068.0
GO:0030331	MF	e	estrogen receptor binding	6/647	41/29107	0.000273296	7	6	0.0396884	2521.0, 5469.0, 9730.0, 23019.0, 23054.0, 133522.0
GO:0035255	MF	e	ionotropic glutamate receptor binding	5/647	27/29107	0.000287532	5	5	0.0396884	1741.0, 2521.0, 2778.0, 10211.0, 10368.0
GO:0031491	MF	e	nucleosome binding	5/647	27/29107	0.000287532	3	5	0.0396884	6749.0, 6830.0, 8289.0, 11198.0, 116092.0
GO:0030619	MF	e	U1 snRNA binding	3/647	7/29107	0.000357927	6	3	0.0469079	6626.0, 10594.0, 25929.0
GO:0003684	MF	e	damaged DNA binding	7/647	60/29107	0.000361075	5	7	0.0469079	328.0, 1387.0, 1642.0, 2033.0, 2071.0, 2547.0, 64858.0
GO:0004984	MF	p	olfactory receptor activity	0/647	399/29107	0.00022054	4	0	0.0335905
