## Supplementary material for "Transcriptional and genetic sex differences for schizophrenia across the dorsolateral prefrontal cortex, hippocampus, and caudate nucleus": Data S4: GO_analysis_module_purple.xlsx

### Sheet: Sheet1
GO	NS	enrichment	name	ratio_in_study	ratio_in_pop	p_uncorrected	depth	study_count	p_fdr_bh	study_items
GO:0050790	BP	e	regulation of catalytic activity	24/504	426/29107	5.2704e-07	3	24	0.00653634	398.0, 1936.0, 2909.0, 5522.0, 5998.0, 8818.0, 9605.0, 9610.0, 9909.0, 23096.0, 23263.0, 28964.0, 28988.0, 50649.0, 55160.0, 57449.0, 57465.0, 57572.0, 84033.0, 84988.0, 85442.0, 116983.0, 124056.0, 221002.0
GO:0005829	CC	e	cytosol	152/504	5293/29107	4.39623e-11	2	152	7.08336e-08	29.0, 207.0, 271.0, 353.0, 398.0, 435.0, 572.0, 578.0, 706.0, 752.0, 784.0, 1384.0, 1455.0, 1609.0, 1840.0, 1850.0, 1852.0, 1855.0, 1936.0, 2622.0, 2817.0, 2879.0, 2909.0, 3614.0, 3705.0, 3767.0, 3984.0, 4145.0, 4298.0, 4350.0, 4832.0, 4901.0, 5091.0, 5141.0, 5300.0, 5409.0, 5499.0, 5522.0, 5595.0, 5998.0, 6209.0, 6305.0, 6712.0, 6794.0, 6878.0, 7205.0, 7390.0, 7916.0, 8266.0, 8408.0, 8525.0, 853…
GO:0014069	CC	e	postsynaptic density	23/504	248/29107	8.08603e-11	4	23	7.08336e-08	575.0, 1855.0, 5064.0, 8525.0, 8536.0, 8927.0, 9478.0, 9762.0, 9922.0, 10636.0, 11178.0, 23542.0, 26012.0, 28964.0, 28988.0, 50944.0, 53335.0, 58512.0, 80852.0, 84687.0, 85358.0, 254263.0, 400745.0
GO:0005737	CC	e	cytoplasm	136/504	4724/29107	7.43796e-10	2	136	4.34377e-07	152.0, 207.0, 353.0, 435.0, 1107.0, 1396.0, 1455.0, 1609.0, 1840.0, 1850.0, 1852.0, 1936.0, 2067.0, 2101.0, 2535.0, 2767.0, 2870.0, 3614.0, 3927.0, 3984.0, 4294.0, 4901.0, 5091.0, 5300.0, 5499.0, 5595.0, 6199.0, 6305.0, 6531.0, 6650.0, 6722.0, 6794.0, 7205.0, 8045.0, 8266.0, 8408.0, 8525.0, 8986.0, 9256.0, 9368.0, 9401.0, 9600.0, 9610.0, 9618.0, 9755.0, 9762.0, 9905.0, 10039.0, 10188.0, 10361.0, …
GO:0098978	CC	e	glutamatergic synapse	24/504	333/29107	5.22036e-09	4	24	2.28652e-06	29.0, 152.0, 1609.0, 1855.0, 2901.0, 2905.0, 5300.0, 5499.0, 6712.0, 8525.0, 8536.0, 8541.0, 8927.0, 9256.0, 10636.0, 10815.0, 22839.0, 23237.0, 50944.0, 58512.0, 59284.0, 80852.0, 81926.0, 254263.0
GO:0005634	CC	e	nucleus	137/504	5386/29107	1.38954e-06	5	137	0.000486894	166.0, 207.0, 1059.0, 1107.0, 1455.0, 1609.0, 1762.0, 1774.0, 1850.0, 1852.0, 1912.0, 1936.0, 2063.0, 2101.0, 2879.0, 2909.0, 3614.0, 3984.0, 4097.0, 4150.0, 4302.0, 4861.0, 4901.0, 5141.0, 5300.0, 5463.0, 5467.0, 5499.0, 5595.0, 5998.0, 6199.0, 6209.0, 6722.0, 6794.0, 7205.0, 7290.0, 7392.0, 8266.0, 8525.0, 8536.0, 8636.0, 8927.0, 8986.0, 9351.0, 9401.0, 9618.0, 9701.0, 10101.0, 10188.0, 10290.0…
GO:0005739	CC	e	mitochondrion	47/504	1307/29107	3.29889e-06	5	47	0.000963276	207.0, 513.0, 572.0, 578.0, 706.0, 1384.0, 1632.0, 2879.0, 3767.0, 4713.0, 4728.0, 4833.0, 5091.0, 5300.0, 5595.0, 6182.0, 6794.0, 7390.0, 8192.0, 9256.0, 9727.0, 10652.0, 11132.0, 23241.0, 23464.0, 25953.0, 25959.0, 26073.0, 26517.0, 27440.0, 28964.0, 54471.0, 57506.0, 64975.0, 79575.0, 79934.0, 80142.0, 80207.0, 80331.0, 83636.0, 84266.0, 84270.0, 124995.0, 128240.0, 138151.0, 254552.0, 339983.0
GO:0030425	CC	e	dendrite	21/504	423/29107	1.85119e-05	5	21	0.00439644	575.0, 1762.0, 2901.0, 8927.0, 10636.0, 10815.0, 11255.0, 23046.0, 23138.0, 26012.0, 28988.0, 50944.0, 57787.0, 66004.0, 80852.0, 84687.0, 85442.0, 114783.0, 153090.0, 254263.0, 342371.0
GO:0043197	CC	e	dendritic spine	12/504	157/29107	2.00751e-05	6	12	0.00439644	29.0, 575.0, 1855.0, 5499.0, 9762.0, 10636.0, 11178.0, 23237.0, 50944.0, 81926.0, 85358.0, 254263.0
GO:0016581	CC	e	NuRD complex	4/504	14/29107	7.74677e-05	6	4	0.0146328	1107.0, 26038.0, 53615.0, 54815.0
GO:0098793	CC	e	presynapse	9/504	104/29107	8.35204e-05	2	9	0.0146328	1609.0, 1855.0, 5338.0, 5499.0, 6712.0, 11255.0, 23396.0, 80331.0, 222962.0
GO:0005654	CC	e	nucleoplasm	96/504	3805/29107	0.000135836	2	96	0.0216349	207.0, 353.0, 1059.0, 1107.0, 1840.0, 1912.0, 1936.0, 2063.0, 2067.0, 2101.0, 2817.0, 2901.0, 4097.0, 4298.0, 4350.0, 4901.0, 5064.0, 5141.0, 5300.0, 5467.0, 5499.0, 5595.0, 6199.0, 6209.0, 6722.0, 6794.0, 6878.0, 7290.0, 7392.0, 7916.0, 8266.0, 8986.0, 9618.0, 9727.0, 9797.0, 9909.0, 10039.0, 10361.0, 10538.0, 10608.0, 23038.0, 23152.0, 23396.0, 23464.0, 23567.0, 25920.0, 26012.0, 26038.0, 29109…
GO:0005515	MF	e	protein binding	337/504	12418/29107	2.85696e-28	2	337	1.26192e-24	29.0, 152.0, 166.0, 207.0, 271.0, 353.0, 398.0, 435.0, 513.0, 572.0, 575.0, 576.0, 578.0, 706.0, 747.0, 752.0, 784.0, 1107.0, 1455.0, 1609.0, 1774.0, 1840.0, 1852.0, 1855.0, 1912.0, 1936.0, 1951.0, 2063.0, 2067.0, 2101.0, 2134.0, 2535.0, 2622.0, 2767.0, 2870.0, 2879.0, 2905.0, 3338.0, 3749.0, 3757.0, 3767.0, 3785.0, 3927.0, 3984.0, 4097.0, 4145.0, 4150.0, 4248.0, 4298.0, 4302.0, 4350.0, 4713.0, 4…
GO:0046872	MF	e	metal ion binding	76/504	2297/29107	6.09152e-08	4	76	0.000134531	271.0, 578.0, 747.0, 1609.0, 2767.0, 3614.0, 3927.0, 3984.0, 4150.0, 4302.0, 4728.0, 4832.0, 4833.0, 5091.0, 5141.0, 5499.0, 6531.0, 6650.0, 7205.0, 8525.0, 8912.0, 8927.0, 9755.0, 9797.0, 10101.0, 10188.0, 11033.0, 11282.0, 23113.0, 23264.0, 23371.0, 25953.0, 26038.0, 27087.0, 27132.0, 28964.0, 29803.0, 51078.0, 51222.0, 51333.0, 51545.0, 51621.0, 53335.0, 54753.0, 54849.0, 56731.0, 57659.0, 585…
GO:0005085	MF	e	guanyl-nucleotide exchange factor activity	16/504	223/29107	1.99104e-06	5	16	0.00293147	29.0, 1936.0, 6305.0, 9605.0, 9610.0, 9909.0, 9922.0, 23096.0, 23263.0, 50649.0, 55160.0, 57449.0, 57572.0, 84033.0, 85442.0, 221002.0
GO:0106310	MF	e	protein serine kinase activity	19/504	359/29107	1.92117e-05	6	19	0.0201861	207.0, 1455.0, 3984.0, 4294.0, 5595.0, 5871.0, 6199.0, 6794.0, 8408.0, 8536.0, 8986.0, 10188.0, 10290.0, 57787.0, 84033.0, 84446.0, 84630.0, 114783.0, 388228.0
GO:0004674	MF	e	protein serine/threonine kinase activity	20/504	396/29107	2.28505e-05	6	20	0.0201861	207.0, 1455.0, 3984.0, 4294.0, 5595.0, 5871.0, 6199.0, 6794.0, 8408.0, 8536.0, 8986.0, 10188.0, 10290.0, 10922.0, 57787.0, 84033.0, 84446.0, 84630.0, 114783.0, 388228.0
