## Supplementary material for "Transcriptional and genetic sex differences for schizophrenia across the dorsolateral prefrontal cortex, hippocampus, and caudate nucleus": Data S4: GO_analysis_module_red.xlsx

### Sheet: Sheet1
GO	NS	enrichment	name	ratio_in_study	ratio_in_pop	p_uncorrected	depth	study_count	p_fdr_bh	study_items
GO:0006890	BP	e	retrograde vesicle-mediated transport, Golgi to endoplasmic reticulum	11/671	50/29107	1.48691e-08	6	11	0.000184406	381.0, 6892.0, 9463.0, 10945.0, 10960.0, 11070.0, 11079.0, 23299.0, 25839.0, 57410.0, 91949.0
GO:0006325	BP	e	chromatin organization	15/671	120/29107	1.19574e-07	4	15	0.000725446	1613.0, 1786.0, 5977.0, 6839.0, 7917.0, 8535.0, 9130.0, 10155.0, 23476.0, 26240.0, 83439.0, 83746.0, 114049.0, 148479.0, 222229.0
GO:0006886	BP	e	intracellular protein transport	23/671	280/29107	1.75483e-07	6	23	0.000725446	160.0, 161.0, 162.0, 375.0, 381.0, 2017.0, 4943.0, 5476.0, 6811.0, 8943.0, 9392.0, 9463.0, 10938.0, 23163.0, 23647.0, 57537.0, 57617.0, 64374.0, 64601.0, 81876.0, 91949.0, 112755.0, 112936.0
GO:0006457	BP	e	protein folding	14/671	136/29107	3.35033e-06	2	14	0.0103877	4802.0, 5768.0, 6903.0, 6904.0, 7841.0, 8425.0, 9526.0, 10856.0, 11140.0, 23386.0, 23759.0, 64374.0, 79087.0, 169714.0
GO:0010976	BP	e	positive regulation of neuron projection development	13/671	122/29107	5.08966e-06	8	13	0.0126244	160.0, 816.0, 2011.0, 2475.0, 3675.0, 4914.0, 5754.0, 6376.0, 10938.0, 11344.0, 51517.0, 54606.0, 65009.0
GO:0008542	BP	e	visual learning	8/671	44/29107	6.51664e-06	8	8	0.0134699	1141.0, 1813.0, 2475.0, 2902.0, 8831.0, 60626.0, 65009.0, 164312.0
GO:0030433	BP	e	ubiquitin-dependent ERAD pathway	10/671	77/29107	1.08348e-05	10	10	0.0191961	550.0, 7917.0, 10869.0, 11253.0, 54788.0, 55298.0, 79089.0, 80020.0, 84447.0, 93611.0
GO:0007399	BP	e	nervous system development	21/671	328/29107	2.8792e-05	4	21	0.0431358	869.0, 2048.0, 5097.0, 5977.0, 6597.0, 6598.0, 6609.0, 8220.0, 8448.0, 8861.0, 9253.0, 9362.0, 9542.0, 10280.0, 10523.0, 10612.0, 10858.0, 25791.0, 55626.0, 80023.0, 93185.0
GO:0045944	BP	e	positive regulation of transcription by RNA polymerase II	48/671	1107/29107	3.44599e-05	11	48	0.0431358	25.0, 607.0, 1388.0, 1813.0, 2902.0, 2962.0, 3481.0, 3607.0, 4221.0, 4782.0, 4802.0, 5598.0, 5914.0, 5977.0, 6257.0, 6297.0, 6376.0, 6548.0, 6597.0, 6598.0, 6777.0, 6829.0, 7391.0, 8085.0, 8772.0, 8861.0, 8943.0, 9572.0, 9889.0, 9915.0, 9968.0, 10524.0, 10856.0, 23476.0, 23558.0, 26053.0, 51157.0, 53635.0, 57178.0, 57591.0, 63977.0, 64763.0, 65992.0, 84656.0, 136051.0, 155061.0, 171017.0, 200186.0
GO:0016567	BP	e	protein ubiquitination	27/671	479/29107	3.47814e-05	9	27	0.0431358	7317.0, 9817.0, 9820.0, 9862.0, 9968.0, 10055.0, 10155.0, 10296.0, 10489.0, 11060.0, 23053.0, 23087.0, 23338.0, 55128.0, 55298.0, 57154.0, 57617.0, 63891.0, 64320.0, 79102.0, 79594.0, 79654.0, 80176.0, 84447.0, 93611.0, 149603.0, 253980.0
GO:0006914	BP	e	autophagy	12/671	127/29107	3.93184e-05	4	12	0.0443297	25.0, 1813.0, 4218.0, 4943.0, 9392.0, 9711.0, 9919.0, 23192.0, 23647.0, 55626.0, 57617.0, 90678.0
GO:0005654	CC	e	nucleoplasm	212/671	3805/29107	2.32269e-36	2	212	4.06935e-33	25.0, 118.0, 439.0, 607.0, 790.0, 816.0, 1108.0, 1196.0, 1453.0, 1523.0, 1605.0, 1613.0, 1786.0, 1797.0, 1801.0, 1822.0, 2011.0, 2048.0, 2314.0, 2475.0, 2962.0, 2976.0, 3014.0, 3276.0, 3508.0, 3607.0, 3609.0, 3619.0, 3667.0, 3692.0, 4000.0, 4152.0, 4171.0, 4221.0, 4335.0, 4665.0, 4782.0, 4798.0, 4802.0, 4926.0, 5097.0, 5164.0, 5253.0, 5425.0, 5536.0, 5598.0, 5709.0, 5875.0, 5886.0, 5905.0, 5914.0…
GO:0016020	CC	e	membrane	134/671	2121/29107	3.64117e-27	2	134	3.18967e-24	53.0, 160.0, 226.0, 396.0, 550.0, 790.0, 1108.0, 1209.0, 1595.0, 1717.0, 1727.0, 1889.0, 1891.0, 1981.0, 2011.0, 2023.0, 2193.0, 2475.0, 2783.0, 2896.0, 3508.0, 3609.0, 3916.0, 3959.0, 4035.0, 4137.0, 4924.0, 5195.0, 5298.0, 5447.0, 5476.0, 5518.0, 5664.0, 5709.0, 5909.0, 6158.0, 6238.0, 6376.0, 6529.0, 6597.0, 7786.0, 7841.0, 7917.0, 7920.0, 7922.0, 7965.0, 8086.0, 8310.0, 8570.0, 8844.0, 8943.0…
GO:0005829	CC	e	cytosol	228/671	5293/29107	4.28127e-23	2	228	2.50026e-20	25.0, 81.0, 118.0, 151.0, 160.0, 161.0, 162.0, 226.0, 375.0, 396.0, 598.0, 790.0, 816.0, 1453.0, 1523.0, 1605.0, 1797.0, 1801.0, 1891.0, 1981.0, 2017.0, 2023.0, 2039.0, 2048.0, 2193.0, 2310.0, 2314.0, 2475.0, 2783.0, 3208.0, 3276.0, 3619.0, 3667.0, 3692.0, 3916.0, 4000.0, 4137.0, 4218.0, 4221.0, 4351.0, 4682.0, 4849.0, 4926.0, 4957.0, 5138.0, 5153.0, 5164.0, 5195.0, 5198.0, 5298.0, 5447.0, 5518.0…
GO:0005634	CC	e	nucleus	214/671	5386/29107	4.16212e-17	5	214	1.82301e-14	25.0, 81.0, 118.0, 226.0, 396.0, 790.0, 984.0, 1196.0, 1388.0, 1453.0, 1523.0, 1613.0, 1786.0, 1797.0, 1822.0, 1981.0, 2023.0, 2314.0, 2475.0, 2962.0, 3014.0, 3276.0, 3508.0, 3607.0, 3609.0, 3619.0, 3667.0, 3692.0, 4000.0, 4035.0, 4137.0, 4152.0, 4171.0, 4221.0, 4330.0, 4665.0, 4682.0, 4782.0, 4798.0, 4802.0, 4849.0, 4924.0, 4926.0, 4957.0, 4967.0, 5138.0, 5195.0, 5253.0, 5360.0, 5425.0, 5518.0, …
GO:0005794	CC	e	Golgi apparatus	63/671	988/29107	3.96157e-13	5	63	1.38813e-10	162.0, 381.0, 1388.0, 1453.0, 1523.0, 2017.0, 2137.0, 2801.0, 2896.0, 2907.0, 4035.0, 4923.0, 5138.0, 5664.0, 5768.0, 6811.0, 7355.0, 7922.0, 8295.0, 8943.0, 9092.0, 9215.0, 9463.0, 9619.0, 9820.0, 9919.0, 10066.0, 10458.0, 10612.0, 10960.0, 11070.0, 11079.0, 11253.0, 23017.0, 23163.0, 23275.0, 23299.0, 25844.0, 50488.0, 51112.0, 53838.0, 54814.0, 55128.0, 55627.0, 55690.0, 55898.0, 57192.0, 5741…
GO:0005789	CC	e	endoplasmic reticulum membrane	62/671	974/29107	6.64297e-13	4	62	1.93975e-10	1388.0, 1595.0, 1717.0, 1727.0, 2137.0, 2286.0, 2475.0, 2902.0, 5447.0, 5664.0, 6548.0, 6811.0, 6892.0, 7841.0, 7922.0, 8844.0, 9524.0, 9526.0, 9619.0, 9883.0, 9919.0, 9986.0, 10113.0, 10280.0, 10430.0, 10554.0, 10858.0, 10869.0, 10945.0, 10960.0, 10999.0, 11253.0, 22845.0, 23275.0, 26090.0, 29914.0, 51368.0, 54788.0, 55298.0, 55627.0, 56052.0, 57104.0, 57130.0, 57171.0, 64840.0, 65009.0, 65992.0…
GO:0005737	CC	e	cytoplasm	175/671	4724/29107	5.04422e-11	2	175	1.2625e-08	25.0, 81.0, 118.0, 375.0, 381.0, 439.0, 598.0, 790.0, 816.0, 984.0, 1108.0, 1453.0, 1605.0, 1613.0, 1727.0, 1822.0, 1917.0, 1952.0, 1981.0, 2011.0, 2017.0, 2023.0, 2193.0, 2314.0, 2475.0, 2783.0, 2902.0, 3208.0, 3276.0, 3508.0, 3609.0, 3667.0, 3692.0, 3916.0, 4137.0, 4152.0, 4171.0, 4221.0, 5138.0, 5298.0, 5518.0, 5575.0, 5598.0, 5875.0, 5886.0, 5905.0, 5909.0, 5914.0, 5976.0, 6257.0, 6548.0, 677…
GO:0030425	CC	e	dendrite	35/671	423/29107	9.11168e-11	5	35	1.99546e-08	25.0, 115.0, 1132.0, 1813.0, 2011.0, 2048.0, 2475.0, 2775.0, 2902.0, 3274.0, 3916.0, 4035.0, 4137.0, 4914.0, 4926.0, 5518.0, 5905.0, 5909.0, 5914.0, 6158.0, 9362.0, 9572.0, 10401.0, 10612.0, 10858.0, 23774.0, 28976.0, 50488.0, 56850.0, 57521.0, 79414.0, 84623.0, 118813.0, 126129.0, 375323.0
GO:0043231	CC	e	intracellular membrane-bounded organelle	48/671	847/29107	1.46608e-08	4	48	2.85397e-06	21.0, 151.0, 162.0, 1185.0, 1605.0, 2017.0, 2962.0, 3607.0, 3667.0, 5097.0, 5447.0, 5476.0, 5536.0, 5589.0, 5768.0, 5886.0, 5905.0, 5977.0, 6598.0, 7917.0, 9392.0, 9711.0, 10023.0, 10066.0, 10067.0, 10938.0, 23070.0, 23223.0, 23659.0, 23762.0, 25844.0, 27301.0, 53838.0, 54978.0, 55262.0, 55626.0, 55697.0, 56850.0, 56949.0, 57171.0, 57192.0, 79065.0, 80212.0, 91949.0, 93185.0, 118813.0, 124930.0, …
GO:0030176	CC	e	integral component of endoplasmic reticulum membrane	16/671	121/29107	2.02533e-08	5	16	3.54838e-06	550.0, 1388.0, 1717.0, 6238.0, 9524.0, 9986.0, 10113.0, 11153.0, 22845.0, 26608.0, 54788.0, 57171.0, 64840.0, 84447.0, 118813.0, 126129.0
GO:0016021	CC	e	integral component of membrane	131/671	3525/29107	2.84402e-08	3	131	4.52974e-06	21.0, 53.0, 111.0, 115.0, 598.0, 1141.0, 1185.0, 1306.0, 1595.0, 1605.0, 1889.0, 1952.0, 2137.0, 2686.0, 2907.0, 3746.0, 3748.0, 5195.0, 5447.0, 6376.0, 6529.0, 6548.0, 6572.0, 6811.0, 6892.0, 7732.0, 7841.0, 7920.0, 7922.0, 8273.0, 8577.0, 8643.0, 9143.0, 9399.0, 9526.0, 9542.0, 9619.0, 9883.0, 9962.0, 9993.0, 10066.0, 10067.0, 10280.0, 10430.0, 10452.0, 10554.0, 10858.0, 10869.0, 10945.0, 10999…
GO:0005765	CC	e	lysosomal membrane	26/671	331/29107	6.85677e-08	7	26	9.66667e-06	21.0, 53.0, 162.0, 1185.0, 1509.0, 1889.0, 2475.0, 2783.0, 2896.0, 3916.0, 4035.0, 5664.0, 7317.0, 8943.0, 10641.0, 23503.0, 51092.0, 54978.0, 57192.0, 57521.0, 57617.0, 64601.0, 64837.0, 79803.0, 90809.0, 127829.0
GO:0005783	CC	e	endoplasmic reticulum	53/671	1036/29107	7.17276e-08	5	53	9.66667e-06	550.0, 598.0, 1595.0, 1717.0, 1727.0, 2137.0, 2286.0, 2896.0, 2907.0, 4923.0, 5138.0, 5476.0, 5589.0, 5664.0, 6238.0, 6548.0, 6892.0, 7355.0, 7841.0, 7922.0, 8844.0, 9489.0, 9524.0, 9817.0, 9919.0, 10280.0, 10554.0, 10858.0, 10945.0, 10999.0, 11079.0, 11253.0, 23017.0, 26608.0, 29914.0, 54788.0, 55627.0, 55697.0, 56052.0, 64374.0, 64840.0, 65992.0, 79087.0, 79174.0, 79803.0, 80235.0, 83696.0, 844…
GO:0000139	CC	e	Golgi membrane	36/671	587/29107	1.311e-07	5	36	1.64062e-05	162.0, 375.0, 1523.0, 1813.0, 2475.0, 2801.0, 4218.0, 4926.0, 5298.0, 5664.0, 5768.0, 5909.0, 6811.0, 6892.0, 7355.0, 8943.0, 9215.0, 9619.0, 9919.0, 10945.0, 10960.0, 11070.0, 25839.0, 54814.0, 55298.0, 55512.0, 55627.0, 55697.0, 64409.0, 64689.0, 79369.0, 79571.0, 79586.0, 79932.0, 81876.0, 91949.0
GO:0030424	CC	e	axon	25/671	324/29107	1.71827e-07	5	25	2.00694e-05	115.0, 1813.0, 2048.0, 3208.0, 3508.0, 3746.0, 3748.0, 4137.0, 4914.0, 5909.0, 6529.0, 9362.0, 9513.0, 50488.0, 55238.0, 56850.0, 57154.0, 57453.0, 64601.0, 79414.0, 79594.0, 84623.0, 112755.0, 118813.0, 126129.0
GO:0043025	CC	e	neuronal cell body	25/671	355/29107	9.42593e-07	3	25	0.000103214	25.0, 790.0, 1917.0, 2048.0, 2475.0, 3916.0, 4035.0, 4137.0, 4218.0, 4914.0, 4926.0, 5153.0, 5664.0, 5792.0, 5909.0, 6376.0, 6529.0, 9513.0, 10458.0, 55238.0, 57154.0, 57521.0, 64601.0, 79594.0, 80023.0
GO:0070062	CC	e	extracellular exosome	85/671	2169/29107	1.57457e-06	6	85	0.000162274	53.0, 81.0, 226.0, 375.0, 381.0, 396.0, 439.0, 550.0, 780.0, 790.0, 1306.0, 1509.0, 1605.0, 1889.0, 1891.0, 2023.0, 2588.0, 2783.0, 2894.0, 2896.0, 3014.0, 3671.0, 3675.0, 3692.0, 3916.0, 3959.0, 4218.0, 4351.0, 4924.0, 4926.0, 5198.0, 5476.0, 5518.0, 5549.0, 5709.0, 5768.0, 5792.0, 6158.0, 6548.0, 6609.0, 6649.0, 7094.0, 7280.0, 7317.0, 7841.0, 7917.0, 9362.0, 9578.0, 9853.0, 10043.0, 10066.0, 1…
GO:0016607	CC	e	nuclear speck	26/671	411/29107	4.16329e-06	3	26	0.000405227	1196.0, 3014.0, 4000.0, 4137.0, 4152.0, 6944.0, 8241.0, 8535.0, 9092.0, 10084.0, 10189.0, 10401.0, 10421.0, 10921.0, 11338.0, 23067.0, 23254.0, 23524.0, 23774.0, 26121.0, 55898.0, 57602.0, 64852.0, 79228.0, 92609.0, 124245.0
GO:0048471	CC	e	perinuclear region of cytoplasm	37/671	713/29107	5.61612e-06	2	37	0.000517866	25.0, 81.0, 375.0, 381.0, 1453.0, 1822.0, 1889.0, 2039.0, 2783.0, 3675.0, 3916.0, 5138.0, 5298.0, 5664.0, 5905.0, 5914.0, 6376.0, 6548.0, 9463.0, 9820.0, 9919.0, 10021.0, 10523.0, 10524.0, 10868.0, 10938.0, 11190.0, 11344.0, 51112.0, 53635.0, 55128.0, 55626.0, 55898.0, 79654.0, 81876.0, 114049.0, 124930.0
GO:0005739	CC	e	mitochondrion	56/671	1307/29107	1.09737e-05	5	56	0.000961293	25.0, 587.0, 598.0, 1727.0, 1891.0, 2011.0, 3607.0, 3609.0, 4137.0, 4923.0, 4967.0, 5164.0, 5428.0, 5447.0, 5518.0, 6548.0, 6821.0, 7317.0, 7384.0, 9238.0, 9489.0, 9619.0, 10452.0, 22907.0, 23203.0, 23761.0, 25973.0, 26024.0, 26164.0, 26284.0, 27301.0, 27349.0, 28960.0, 28976.0, 51069.0, 51116.0, 51204.0, 54936.0, 54978.0, 55178.0, 55572.0, 55626.0, 55794.0, 56997.0, 57154.0, 64837.0, 65009.0, 65…
GO:0005886	CC	e	plasma membrane	146/671	4502/29107	1.43526e-05	3	146	0.00119742	21.0, 81.0, 111.0, 115.0, 118.0, 146.0, 151.0, 160.0, 161.0, 375.0, 381.0, 780.0, 782.0, 1132.0, 1141.0, 1453.0, 1605.0, 1797.0, 1813.0, 1889.0, 1952.0, 2011.0, 2017.0, 2023.0, 2039.0, 2048.0, 2686.0, 2775.0, 2894.0, 2896.0, 2902.0, 3274.0, 3667.0, 3675.0, 3746.0, 3748.0, 3916.0, 4035.0, 4137.0, 4218.0, 4324.0, 4682.0, 4914.0, 4923.0, 5097.0, 5138.0, 5536.0, 5575.0, 5664.0, 5754.0, 5792.0, 5875.0…
GO:0005770	CC	e	late endosome	13/671	138/29107	1.95465e-05	8	13	0.00155661	21.0, 375.0, 2896.0, 3916.0, 4914.0, 9711.0, 57192.0, 57617.0, 64601.0, 66005.0, 79065.0, 112936.0, 124930.0
GO:0016604	CC	e	nuclear body	21/671	321/29107	2.09489e-05	2	21	0.00159576	25.0, 81.0, 118.0, 1196.0, 3508.0, 3619.0, 4000.0, 6618.0, 7732.0, 8535.0, 9572.0, 10084.0, 10147.0, 29855.0, 50628.0, 54487.0, 54936.0, 55135.0, 63977.0, 79228.0, 253980.0
GO:0005764	CC	e	lysosome	19/671	277/29107	2.68548e-05	7	19	0.0019604	53.0, 1509.0, 2475.0, 2896.0, 3916.0, 5476.0, 6609.0, 8448.0, 9711.0, 23163.0, 23324.0, 23659.0, 51092.0, 57192.0, 57521.0, 57617.0, 64601.0, 66005.0, 84937.0
GO:0098978	CC	e	glutamatergic synapse	21/671	333/29107	3.59101e-05	4	21	0.00251658	375.0, 869.0, 1605.0, 1813.0, 2048.0, 2475.0, 2894.0, 3208.0, 4218.0, 5575.0, 8831.0, 8943.0, 10458.0, 23467.0, 56850.0, 57617.0, 64101.0, 64840.0, 79414.0, 126129.0, 146395.0
GO:0055038	CC	e	recycling endosome membrane	10/671	89/29107	3.92167e-05	7	10	0.00255133	4218.0, 4914.0, 8938.0, 10066.0, 10067.0, 10938.0, 23163.0, 56850.0, 57537.0, 118813.0
GO:0031902	CC	e	late endosome membrane	12/671	127/29107	3.93184e-05	7	12	0.00255133	3916.0, 4914.0, 8938.0, 9399.0, 55697.0, 57192.0, 57617.0, 64601.0, 78992.0, 79065.0, 90809.0, 127829.0
GO:0032991	CC	e	protein-containing complex	32/671	643/29107	5.03722e-05	1	32	0.00315186	25.0, 81.0, 375.0, 790.0, 1108.0, 2962.0, 3619.0, 4221.0, 4914.0, 4926.0, 5195.0, 5428.0, 5536.0, 5664.0, 5886.0, 5914.0, 6597.0, 6598.0, 6710.0, 6874.0, 6944.0, 8241.0, 8844.0, 8861.0, 10155.0, 10430.0, 11190.0, 23163.0, 23214.0, 64837.0, 83743.0, 124245.0
GO:0033116	CC	e	endoplasmic reticulum-Golgi intermediate compartment membrane	9/671	75/29107	5.64223e-05	5	9	0.00340869	1453.0, 2801.0, 6811.0, 6892.0, 10945.0, 10960.0, 64689.0, 81876.0, 90522.0
GO:0043202	CC	e	lysosomal lumen	10/671	95/29107	6.88791e-05	6	10	0.00402254	53.0, 1463.0, 1509.0, 2588.0, 5476.0, 5549.0, 6609.0, 23324.0, 66005.0, 196463.0
GO:0030173	CC	e	integral component of Golgi membrane	8/671	62/29107	8.63727e-05	5	8	0.00488145	5768.0, 7355.0, 9215.0, 11079.0, 29914.0, 90522.0, 113829.0, 169714.0
GO:0000812	CC	e	Swr1 complex	4/671	12/29107	0.000119559	6	4	0.00654587	8295.0, 10524.0, 10856.0, 55929.0
GO:1990907	CC	e	beta-catenin-TCF complex	4/671	13/29107	0.00016955	4	4	0.00900155	607.0, 8861.0, 83439.0, 90780.0
GO:0030122	CC	e	AP-2 adaptor complex	3/671	7/29107	0.00039832	5	3	0.0205252	160.0, 161.0, 6572.0
GO:0000794	CC	e	condensed nuclear chromosome	5/671	29/29107	0.000481402	7	5	0.0240976	3014.0, 6839.0, 23476.0, 25777.0, 65083.0
GO:0032588	CC	e	trans-Golgi network membrane	9/671	100/29107	0.000513839	4	9	0.0250068	162.0, 4218.0, 8938.0, 9463.0, 10066.0, 10067.0, 23647.0, 25839.0, 91949.0
GO:0099055	CC	e	integral component of postsynaptic membrane	6/671	45/29107	0.00055629	6	6	0.0263411	1813.0, 2048.0, 3746.0, 6529.0, 54413.0, 57555.0
GO:0005759	CC	e	mitochondrial matrix	20/671	381/29107	0.000742199	5	20	0.0342193	587.0, 598.0, 4967.0, 5138.0, 5164.0, 6821.0, 9238.0, 23203.0, 25973.0, 26024.0, 26164.0, 26284.0, 27034.0, 27349.0, 54936.0, 55178.0, 57805.0, 79586.0, 80308.0, 80347.0
GO:0060076	CC	e	excitatory synapse	5/671	32/29107	0.000771129	4	5	0.0346415	2902.0, 3675.0, 10458.0, 54413.0, 64101.0
GO:0031093	CC	e	platelet alpha granule lumen	7/671	67/29107	0.000880111	7	7	0.0385489	81.0, 226.0, 3481.0, 3671.0, 5768.0, 51368.0, 54676.0
GO:0070776	CC	e	MOZ/MORF histone acetyltransferase complex	3/671	9/29107	0.000923505	8	3	0.039463	7862.0, 23774.0, 27154.0
GO:0035267	CC	e	NuA4 histone acetyltransferase complex	4/671	20/29107	0.00101054	9	4	0.0421538	8295.0, 10524.0, 10856.0, 55929.0
GO:0005776	CC	e	autophagosome	7/671	70/29107	0.00114338	6	7	0.0465861	550.0, 4943.0, 55626.0, 57617.0, 64601.0, 79065.0, 148022.0
GO:0005515	MF	e	protein binding	503/671	12418/29107	4.0012e-66	2	503	1.76733e-62	25.0, 53.0, 81.0, 118.0, 146.0, 151.0, 160.0, 161.0, 162.0, 226.0, 375.0, 381.0, 396.0, 439.0, 550.0, 598.0, 605.0, 607.0, 780.0, 782.0, 816.0, 869.0, 984.0, 1108.0, 1141.0, 1196.0, 1209.0, 1388.0, 1453.0, 1509.0, 1605.0, 1613.0, 1717.0, 1727.0, 1786.0, 1801.0, 1813.0, 1822.0, 1889.0, 1891.0, 1917.0, 1981.0, 2011.0, 2017.0, 2023.0, 2039.0, 2048.0, 2137.0, 2193.0, 2286.0, 2314.0, 2475.0, 2686.0, 2…
GO:0003723	MF	e	RNA binding	92/671	1389/29107	6.62389e-20	4	92	1.46289e-16	81.0, 118.0, 226.0, 375.0, 984.0, 1786.0, 1981.0, 2011.0, 2023.0, 2193.0, 2896.0, 2962.0, 3276.0, 3508.0, 3609.0, 4035.0, 4137.0, 5536.0, 5905.0, 5976.0, 6158.0, 6238.0, 6499.0, 6597.0, 6829.0, 6949.0, 7317.0, 7343.0, 8241.0, 8449.0, 8570.0, 9092.0, 9130.0, 9136.0, 9238.0, 9513.0, 9567.0, 9785.0, 9889.0, 10147.0, 10155.0, 10189.0, 10523.0, 10921.0, 10985.0, 11083.0, 11100.0, 11180.0, 11333.0, 113…
GO:0003682	MF	e	chromatin binding	31/671	418/29107	1.45862e-08	2	31	2.14757e-05	4152.0, 4221.0, 4335.0, 5428.0, 5914.0, 5976.0, 6777.0, 6829.0, 6839.0, 7343.0, 8535.0, 8861.0, 9968.0, 9985.0, 10155.0, 22893.0, 22907.0, 23309.0, 23476.0, 25885.0, 26053.0, 26155.0, 83743.0, 83746.0, 84656.0, 90780.0, 93624.0, 114785.0, 148479.0, 200186.0, 222229.0
GO:0042802	MF	e	identical protein binding	68/671	1495/29107	1.11642e-07	3	68	0.00010446	146.0, 226.0, 598.0, 790.0, 816.0, 869.0, 1196.0, 1613.0, 1813.0, 1981.0, 2048.0, 2475.0, 2801.0, 3208.0, 3276.0, 3508.0, 4137.0, 4665.0, 4914.0, 4923.0, 5195.0, 5536.0, 6529.0, 6723.0, 6777.0, 7186.0, 7391.0, 8241.0, 8772.0, 9463.0, 9513.0, 9817.0, 9889.0, 10021.0, 10458.0, 10489.0, 10612.0, 10856.0, 10938.0, 11070.0, 11153.0, 22827.0, 23647.0, 25777.0, 26121.0, 28960.0, 54487.0, 54676.0, 55128.…
GO:0003713	MF	e	transcription coactivator activity	21/671	232/29107	1.18248e-07	3	21	0.00010446	25.0, 81.0, 607.0, 5253.0, 6597.0, 6598.0, 8085.0, 9862.0, 9968.0, 10084.0, 10155.0, 10498.0, 10524.0, 23476.0, 23558.0, 27005.0, 57178.0, 57591.0, 64210.0, 79364.0, 93624.0
GO:0005524	MF	e	ATP binding	65/671	1458/29107	3.87112e-07	8	65	0.000284979	21.0, 25.0, 111.0, 115.0, 439.0, 780.0, 790.0, 816.0, 984.0, 1108.0, 1185.0, 1196.0, 1453.0, 1613.0, 1981.0, 2011.0, 2048.0, 2193.0, 2475.0, 3508.0, 4171.0, 4682.0, 4914.0, 5164.0, 5198.0, 5298.0, 5536.0, 5598.0, 5754.0, 5976.0, 6499.0, 6597.0, 7317.0, 7407.0, 7786.0, 8449.0, 8844.0, 9489.0, 9578.0, 9619.0, 9785.0, 9807.0, 10121.0, 10856.0, 10938.0, 11153.0, 11344.0, 22907.0, 23552.0, 25973.0, 27…
GO:0042393	MF	e	histone binding	16/671	166/29107	1.63759e-06	3	16	0.00103332	3014.0, 4171.0, 5977.0, 6944.0, 7862.0, 8085.0, 10524.0, 11091.0, 23774.0, 26155.0, 27154.0, 55135.0, 83743.0, 83746.0, 84656.0, 90780.0
GO:0031267	MF	e	small GTPase binding	20/671	259/29107	2.86186e-06	5	20	0.0015801	396.0, 1613.0, 4218.0, 5875.0, 5905.0, 5909.0, 9578.0, 9853.0, 10938.0, 23163.0, 23214.0, 23299.0, 23647.0, 55654.0, 55920.0, 78992.0, 79571.0, 79803.0, 85369.0, 253980.0
GO:0019899	MF	e	enzyme binding	24/671	369/29107	6.08027e-06	3	24	0.00298406	790.0, 3014.0, 3276.0, 3916.0, 4137.0, 4171.0, 5447.0, 5914.0, 6829.0, 7186.0, 7391.0, 7515.0, 8535.0, 8861.0, 9463.0, 10401.0, 11100.0, 11338.0, 23476.0, 57805.0, 64210.0, 64852.0, 112869.0, 283248.0
GO:0003712	MF	e	transcription coregulator activity	13/671	127/29107	7.9358e-06	2	13	0.00343258	4665.0, 5253.0, 5977.0, 6598.0, 8295.0, 8861.0, 9862.0, 9968.0, 10401.0, 10524.0, 23476.0, 57649.0, 79364.0
GO:0046872	MF	e	metal ion binding	86/671	2297/29107	8.54843e-06	4	86	0.00343258	111.0, 115.0, 439.0, 780.0, 2137.0, 2588.0, 2775.0, 3675.0, 4171.0, 4682.0, 4967.0, 5153.0, 5198.0, 5536.0, 5977.0, 6297.0, 6529.0, 7384.0, 7701.0, 7862.0, 8085.0, 8241.0, 8844.0, 9463.0, 9640.0, 9810.0, 9889.0, 10296.0, 10524.0, 10869.0, 10960.0, 11083.0, 22821.0, 23203.0, 23211.0, 23324.0, 23338.0, 23467.0, 23503.0, 23774.0, 27005.0, 27153.0, 27154.0, 29965.0, 51157.0, 51428.0, 54487.0, 55290.0…
GO:0043021	MF	e	ribonucleoprotein complex binding	7/671	34/29107	1.04945e-05	3	7	0.00386284	10084.0, 10421.0, 23481.0, 26121.0, 50628.0, 60678.0, 92609.0
GO:0045296	MF	e	cadherin binding	21/671	315/29107	1.58171e-05	4	21	0.00537415	118.0, 226.0, 1453.0, 2011.0, 2017.0, 2023.0, 2801.0, 5905.0, 6811.0, 7094.0, 10938.0, 10985.0, 11344.0, 22827.0, 23164.0, 23647.0, 53827.0, 55898.0, 57410.0, 58513.0, 64837.0
GO:0008270	MF	e	zinc ion binding	39/671	810/29107	2.18227e-05	6	39	0.00688507	790.0, 1108.0, 1786.0, 1889.0, 3508.0, 4152.0, 4324.0, 4351.0, 5138.0, 5253.0, 5875.0, 5914.0, 5976.0, 6257.0, 6609.0, 6839.0, 7186.0, 7732.0, 9572.0, 10072.0, 10155.0, 10401.0, 10612.0, 10868.0, 23053.0, 23087.0, 23140.0, 23659.0, 25792.0, 25885.0, 27301.0, 29944.0, 54814.0, 55128.0, 57169.0, 57178.0, 79102.0, 83746.0, 93624.0
GO:0061630	MF	e	ubiquitin protein ligase activity	20/671	302/29107	2.75094e-05	5	20	0.00810059	7732.0, 9862.0, 9968.0, 10296.0, 10612.0, 11060.0, 23087.0, 23759.0, 55128.0, 55298.0, 57154.0, 57617.0, 64320.0, 79102.0, 79594.0, 84447.0, 84937.0, 90678.0, 93611.0, 149603.0
GO:0003714	MF	e	transcription corepressor activity	15/671	186/29107	2.9549e-05	3	15	0.00815738	1822.0, 4665.0, 5195.0, 5977.0, 6597.0, 8535.0, 10155.0, 10856.0, 23309.0, 26155.0, 51684.0, 55929.0, 57649.0, 91748.0, 283248.0
GO:0044877	MF	e	protein-containing complex binding	22/671	361/29107	3.95317e-05	2	22	0.0102713	160.0, 1141.0, 1813.0, 2048.0, 2783.0, 2902.0, 4035.0, 4923.0, 4926.0, 5536.0, 5792.0, 7186.0, 7384.0, 7391.0, 8772.0, 9578.0, 9810.0, 9862.0, 9915.0, 23163.0, 55135.0, 57521.0
GO:0030674	MF	e	protein-macromolecule adaptor activity	10/671	95/29107	6.88791e-05	2	10	0.0169022	1523.0, 4137.0, 4221.0, 6548.0, 6949.0, 7186.0, 57521.0, 57617.0, 64210.0, 124245.0
GO:0003677	MF	e	DNA binding	41/671	921/29107	7.3088e-05	4	41	0.016991	25.0, 1108.0, 1786.0, 2962.0, 2976.0, 3014.0, 3508.0, 3609.0, 4137.0, 4152.0, 4171.0, 4798.0, 4802.0, 4924.0, 5425.0, 5428.0, 6597.0, 6598.0, 6874.0, 6944.0, 7862.0, 8085.0, 8570.0, 8861.0, 9328.0, 9640.0, 10084.0, 10113.0, 10155.0, 22827.0, 22993.0, 25885.0, 26015.0, 27301.0, 29855.0, 51092.0, 57410.0, 83439.0, 84656.0, 84905.0, 91748.0
GO:0004842	MF	e	ubiquitin-protein transferase activity	16/671	230/29107	9.63561e-05	4	16	0.0212803	7186.0, 9810.0, 10155.0, 10296.0, 11060.0, 27338.0, 55128.0, 57154.0, 63891.0, 64320.0, 79594.0, 79654.0, 84937.0, 90678.0, 149603.0, 253980.0
GO:0042054	MF	e	histone methyltransferase activity	4/671	13/29107	0.00016955	6	4	0.0330719	3276.0, 6839.0, 10498.0, 28989.0
GO:0035064	MF	e	methylated histone binding	8/671	69/29107	0.000185485	5	8	0.0330719	5253.0, 8535.0, 11091.0, 83746.0, 84656.0, 112869.0, 148479.0, 222229.0
GO:0051087	MF	e	chaperone binding	10/671	107/29107	0.000187185	3	10	0.0330719	2896.0, 4137.0, 4967.0, 6903.0, 6904.0, 11140.0, 11153.0, 25822.0, 55135.0, 84447.0
GO:0047485	MF	e	protein N-terminus binding	10/671	107/29107	0.000187185	3	10	0.0330719	4221.0, 4923.0, 5195.0, 6597.0, 6811.0, 6839.0, 9143.0, 10401.0, 23524.0, 112869.0
GO:0003724	MF	e	RNA helicase activity	8/671	71/29107	0.000226697	4	8	0.0364811	5976.0, 6499.0, 8449.0, 9785.0, 22907.0, 51428.0, 54606.0, 55794.0
GO:0004767	MF	e	sphingomyelin phosphodiesterase activity	3/671	6/29107	0.000231584	6	3	0.0364811	6609.0, 55512.0, 55627.0
GO:0001006	MF	e	RNA polymerase III type 3 promoter sequence-specific DNA binding	3/671	6/29107	0.000231584	10	3	0.0364811	2475.0, 55290.0, 57521.0
GO:0003924	MF	e	GTPase activity	19/671	327/29107	0.000239518	7	19	0.0364811	375.0, 381.0, 1917.0, 2775.0, 2783.0, 4218.0, 5909.0, 6903.0, 7280.0, 7732.0, 9567.0, 23551.0, 26164.0, 54676.0, 54707.0, 60678.0, 81876.0, 127829.0, 148252.0
GO:0019901	MF	e	protein kinase binding	24/671	470/29107	0.000290161	5	24	0.0427214	160.0, 161.0, 162.0, 396.0, 598.0, 1917.0, 2475.0, 2801.0, 4137.0, 4218.0, 7186.0, 7391.0, 7786.0, 10985.0, 11140.0, 11190.0, 26608.0, 51684.0, 55128.0, 55920.0, 57521.0, 85369.0, 112755.0, 148022.0
GO:0004984	MF	p	olfactory receptor activity	0/671	399/29107	0.000147689	4	0	0.0310639
