## Supplementary material for "Transcriptional and genetic sex differences for schizophrenia across the dorsolateral prefrontal cortex, hippocampus, and caudate nucleus": Data S4: GO_analysis_module_royalblue.xlsx

### Sheet: Sheet1
GO	NS	enrichment	name	ratio_in_study	ratio_in_pop	p_uncorrected	depth	study_count	p_fdr_bh	study_items
GO:0016567	BP	e	protein ubiquitination	19/240	479/29107	2.11765e-08	9	19	0.000262631	331.0, 4193.0, 9655.0, 10001.0, 10116.0, 23008.0, 23291.0, 25820.0, 26190.0, 51592.0, 55632.0, 79269.0, 79872.0, 80124.0, 143279.0, 147339.0, 152006.0, 200933.0, 254170.0
GO:0043488	BP	e	regulation of mRNA stability	5/240	33/29107	7.18542e-06	9	5	0.0445568	23369.0, 26135.0, 149041.0, 167227.0, 253943.0
GO:0005654	CC	e	nucleoplasm	81/240	3805/29107	1.30059e-16	2	81	2.27863e-13	331.0, 659.0, 905.0, 1105.0, 1386.0, 1810.0, 1875.0, 2553.0, 2957.0, 3717.0, 3839.0, 3840.0, 4193.0, 4683.0, 4729.0, 5494.0, 5537.0, 5814.0, 6045.0, 6619.0, 7321.0, 7559.0, 7597.0, 7756.0, 8036.0, 8545.0, 9063.0, 9318.0, 9575.0, 9716.0, 10001.0, 10116.0, 10137.0, 10285.0, 10527.0, 10772.0, 10949.0, 11051.0, 11052.0, 22841.0, 22890.0, 22926.0, 23008.0, 23063.0, 25957.0, 26043.0, 26512.0, 26747.0, …
GO:0005829	CC	e	cytosol	93/240	5293/29107	8.57001e-14	2	93	7.50733e-11	331.0, 636.0, 905.0, 1315.0, 1629.0, 2107.0, 2957.0, 3093.0, 3267.0, 3717.0, 3839.0, 3840.0, 3845.0, 4193.0, 4683.0, 4729.0, 5289.0, 5494.0, 5501.0, 5537.0, 5861.0, 5911.0, 6120.0, 7321.0, 7337.0, 8036.0, 9218.0, 9318.0, 9559.0, 9575.0, 9655.0, 10010.0, 10096.0, 10116.0, 10527.0, 10772.0, 11116.0, 22926.0, 23063.0, 23230.0, 23291.0, 23369.0, 25820.0, 25957.0, 26043.0, 26127.0, 26135.0, 26190.0, 2…
GO:0005634	CC	e	nucleus	91/240	5386/29107	1.97987e-12	5	91	1.15624e-09	331.0, 905.0, 1105.0, 1386.0, 2553.0, 3093.0, 3717.0, 3839.0, 3840.0, 3843.0, 4193.0, 4683.0, 5494.0, 5501.0, 5814.0, 6045.0, 6619.0, 7321.0, 7337.0, 7559.0, 7697.0, 7756.0, 8036.0, 8545.0, 9063.0, 9575.0, 9716.0, 9782.0, 10001.0, 10096.0, 10116.0, 10153.0, 10285.0, 10308.0, 10772.0, 10949.0, 11051.0, 11052.0, 11116.0, 22869.0, 22890.0, 22926.0, 23063.0, 23291.0, 25820.0, 26036.0, 26135.0, 26512.…
GO:0005794	CC	e	Golgi apparatus	24/240	988/29107	2.58558e-06	5	24	0.00113248	636.0, 1315.0, 2589.0, 2776.0, 5861.0, 10959.0, 22926.0, 23063.0, 23230.0, 23390.0, 25843.0, 27072.0, 55632.0, 55681.0, 55754.0, 64398.0, 64746.0, 64841.0, 64924.0, 84541.0, 120892.0, 127933.0, 152559.0, 730094.0
GO:0005737	CC	e	cytoplasm	65/240	4724/29107	2.00608e-05	2	65	0.00702931	331.0, 659.0, 1105.0, 1386.0, 1629.0, 2107.0, 2776.0, 3717.0, 3843.0, 3845.0, 4193.0, 4594.0, 5289.0, 5501.0, 7321.0, 7756.0, 8036.0, 9318.0, 10096.0, 10116.0, 10285.0, 10772.0, 11051.0, 11052.0, 23008.0, 23063.0, 23369.0, 25820.0, 25843.0, 26135.0, 26575.0, 27152.0, 51123.0, 51164.0, 51430.0, 54468.0, 54585.0, 55109.0, 55207.0, 55432.0, 55500.0, 55781.0, 55885.0, 57472.0, 57551.0, 57570.0, 58528…
GO:0000151	CC	e	ubiquitin ligase complex	7/240	109/29107	3.46381e-05	4	7	0.0101143	6045.0, 7321.0, 10001.0, 23291.0, 25820.0, 79872.0, 80232.0
GO:0005643	CC	e	nuclear pore	5/240	64/29107	0.000187529	3	5	0.0469357	3267.0, 3839.0, 3843.0, 9818.0, 10527.0
GO:0005515	MF	e	protein binding	184/240	12418/29107	7.01045e-27	2	184	3.09652e-23	331.0, 636.0, 659.0, 905.0, 1105.0, 1272.0, 1315.0, 1386.0, 1810.0, 1875.0, 2107.0, 2553.0, 2776.0, 2957.0, 3093.0, 3267.0, 3717.0, 3839.0, 3840.0, 3843.0, 3845.0, 4193.0, 4594.0, 4683.0, 4729.0, 5289.0, 5494.0, 5501.0, 5537.0, 5814.0, 5861.0, 5911.0, 6045.0, 6120.0, 6619.0, 7321.0, 7337.0, 7559.0, 7597.0, 7697.0, 7756.0, 8036.0, 8491.0, 8545.0, 9063.0, 9218.0, 9318.0, 9554.0, 9559.0, 9575.0, 965…
GO:0046872	MF	e	metal ion binding	52/240	2297/29107	1.80485e-11	4	52	3.98602e-08	331.0, 659.0, 1386.0, 2776.0, 3267.0, 3717.0, 4594.0, 4729.0, 5501.0, 5537.0, 6120.0, 7337.0, 7559.0, 7597.0, 7697.0, 7756.0, 10010.0, 10308.0, 22869.0, 22890.0, 25843.0, 26036.0, 26747.0, 27072.0, 51105.0, 51123.0, 51773.0, 54542.0, 54665.0, 54680.0, 54989.0, 55432.0, 55632.0, 55781.0, 55885.0, 57209.0, 57472.0, 79872.0, 84295.0, 84864.0, 92597.0, 116150.0, 118987.0, 150962.0, 152006.0, 160760.0…
GO:0004842	MF	e	ubiquitin-protein transferase activity	14/240	230/29107	8.44455e-09	4	14	1.24332e-05	331.0, 3093.0, 4193.0, 6045.0, 7321.0, 7337.0, 23291.0, 25820.0, 26190.0, 51592.0, 55632.0, 79872.0, 143279.0, 149041.0
GO:0003723	MF	e	RNA binding	33/240	1389/29107	4.87797e-08	4	33	5.3865e-05	2107.0, 3267.0, 3843.0, 5501.0, 5814.0, 7756.0, 9716.0, 9782.0, 10137.0, 10153.0, 10285.0, 10772.0, 10949.0, 11051.0, 11052.0, 23369.0, 25957.0, 26135.0, 26747.0, 54542.0, 57472.0, 80745.0, 84248.0, 84295.0, 85865.0, 92906.0, 127933.0, 134430.0, 140890.0, 149041.0, 192669.0, 253943.0, 257415.0
GO:0003924	MF	e	GTPase activity	14/240	327/29107	6.49594e-07	7	14	0.000573851	2776.0, 3845.0, 4594.0, 5861.0, 5911.0, 26575.0, 51552.0, 51762.0, 55207.0, 58528.0, 64121.0, 64225.0, 85865.0, 120892.0
GO:0003729	MF	e	mRNA binding	11/240	210/29107	1.51837e-06	5	11	0.00111777	5814.0, 9716.0, 10949.0, 11051.0, 11052.0, 23369.0, 54542.0, 84248.0, 92906.0, 149041.0, 253943.0
GO:0019003	MF	e	GDP binding	7/240	74/29107	2.67073e-06	8	7	0.00168523	3845.0, 5911.0, 51552.0, 51762.0, 55207.0, 58528.0, 64121.0
GO:0031625	MF	e	ubiquitin protein ligase binding	12/240	296/29107	7.20813e-06	5	12	0.00397979	1629.0, 3093.0, 4193.0, 7321.0, 9063.0, 10010.0, 22926.0, 25820.0, 26043.0, 55432.0, 81631.0, 143384.0
GO:0061630	MF	e	ubiquitin protein ligase activity	12/240	302/29107	8.82194e-06	5	12	0.00432961	331.0, 4193.0, 6045.0, 7321.0, 7337.0, 10001.0, 25820.0, 54542.0, 79872.0, 147339.0, 149041.0, 152006.0
GO:0061608	MF	e	nuclear import signal receptor activity	4/240	20/29107	1.96873e-05	3	4	0.00869588	3839.0, 3840.0, 3843.0, 51194.0
GO:0004722	MF	e	protein serine/threonine phosphatase activity	5/240	50/29107	5.72302e-05	7	5	0.0215079	5494.0, 5501.0, 5537.0, 120892.0, 160760.0
GO:0008139	MF	e	nuclear localization sequence binding	4/240	26/29107	5.84322e-05	5	4	0.0215079	3839.0, 3840.0, 3843.0, 9818.0
GO:0004672	MF	e	protein kinase activity	9/240	210/29107	6.64255e-05	5	9	0.0219314	3717.0, 5289.0, 8491.0, 55681.0, 55781.0, 57551.0, 93627.0, 120892.0, 149420.0
GO:0005525	MF	e	GTP binding	12/240	373/29107	6.95133e-05	8	12	0.0219314	2776.0, 3845.0, 5861.0, 5911.0, 51552.0, 51762.0, 55207.0, 58528.0, 64121.0, 64225.0, 85865.0, 120892.0
GO:0061665	MF	e	SUMO ligase activity	3/240	11/29107	8.69895e-05	5	3	0.0256155	9063.0, 26036.0, 57691.0
GO:0035198	MF	e	miRNA binding	4/240	33/29107	0.000152856	6	4	0.0421979	9782.0, 23369.0, 149041.0, 192669.0
