## Supplementary material for "Transcriptional and genetic sex differences for schizophrenia across the dorsolateral prefrontal cortex, hippocampus, and caudate nucleus": Data S4: GO_analysis_module_saddlebrown.xlsx

### Sheet: Sheet1
GO	NS	enrichment	name	ratio_in_study	ratio_in_pop	p_uncorrected	depth	study_count	p_fdr_bh	study_items
GO:0005654	CC	e	nucleoplasm	46/147	3805/29107	8.15245e-09	2	46	1.42831e-05	645.0, 3265.0, 4303.0, 5252.0, 5439.0, 5524.0, 6187.0, 6604.0, 6923.0, 7067.0, 7311.0, 7975.0, 8347.0, 8396.0, 8576.0, 8683.0, 9040.0, 10273.0, 10399.0, 10488.0, 10519.0, 10572.0, 10898.0, 22955.0, 23474.0, 23587.0, 25804.0, 26168.0, 27111.0, 29085.0, 51335.0, 51529.0, 51647.0, 56893.0, 57706.0, 79109.0, 79622.0, 80344.0, 84967.0, 88745.0, 92856.0, 112398.0, 116138.0, 171568.0, 201254.0, 252969.0
GO:0005739	CC	e	mitochondrion	24/147	1307/29107	4.18954e-08	5	24	3.67004e-05	740.0, 1346.0, 1351.0, 1892.0, 3155.0, 4731.0, 10399.0, 10899.0, 11331.0, 11334.0, 23474.0, 25828.0, 26995.0, 51335.0, 55168.0, 56181.0, 64928.0, 64963.0, 65018.0, 84269.0, 84300.0, 84334.0, 126328.0, 284106.0
GO:0005829	CC	e	cytosol	51/147	5293/29107	1.59629e-06	2	51	0.000932233	475.0, 573.0, 599.0, 645.0, 2987.0, 3155.0, 3265.0, 4134.0, 4303.0, 4637.0, 5372.0, 5863.0, 6132.0, 6141.0, 6187.0, 6468.0, 6923.0, 7001.0, 7067.0, 7311.0, 8347.0, 8396.0, 8576.0, 9040.0, 10093.0, 10169.0, 10273.0, 10399.0, 10488.0, 10654.0, 23549.0, 23587.0, 25804.0, 27111.0, 29085.0, 51529.0, 51647.0, 51665.0, 53358.0, 54858.0, 55841.0, 55884.0, 56893.0, 57706.0, 65018.0, 79109.0, 79622.0, 8354…
GO:0005743	CC	e	mitochondrial inner membrane	11/147	404/29107	7.0395e-06	5	11	0.0030833	740.0, 1351.0, 4731.0, 11331.0, 30968.0, 55168.0, 64928.0, 64963.0, 65018.0, 84300.0, 126328.0
GO:0005515	MF	e	protein binding	107/147	12418/29107	2.17415e-13	2	107	9.60323e-10	475.0, 573.0, 599.0, 645.0, 740.0, 1346.0, 1351.0, 1892.0, 2987.0, 3265.0, 4134.0, 4303.0, 4637.0, 4731.0, 5252.0, 5372.0, 5439.0, 5524.0, 5863.0, 6132.0, 6141.0, 6187.0, 6468.0, 6834.0, 6923.0, 7001.0, 7067.0, 7311.0, 7975.0, 8347.0, 8396.0, 8576.0, 8646.0, 8683.0, 9040.0, 10093.0, 10126.0, 10273.0, 10399.0, 10488.0, 10519.0, 10572.0, 10654.0, 10749.0, 10898.0, 10998.0, 11142.0, 11331.0, 11334.0…
GO:0003735	MF	e	structural constituent of ribosome	8/147	164/29107	1.96339e-06	2	8	0.00433615	740.0, 6132.0, 6141.0, 6187.0, 7311.0, 55168.0, 64928.0, 64963.0
