## Supplementary material for "Transcriptional and genetic sex differences for schizophrenia across the dorsolateral prefrontal cortex, hippocampus, and caudate nucleus": Data S4: GO_analysis_module_skyblue.xlsx

### Sheet: Sheet1
GO	NS	enrichment	name	ratio_in_study	ratio_in_pop	p_uncorrected	depth	study_count	p_fdr_bh	study_items
GO:0002181	BP	e	cytoplasmic translation	65/127	85/29107	9.57941e-144	8	65	1.18804e-139	3921.0, 4736.0, 6122.0, 6124.0, 6125.0, 6128.0, 6129.0, 6130.0, 6133.0, 6134.0, 6135.0, 6136.0, 6137.0, 6138.0, 6139.0, 6142.0, 6143.0, 6144.0, 6146.0, 6147.0, 6152.0, 6154.0, 6155.0, 6156.0, 6157.0, 6159.0, 6160.0, 6161.0, 6164.0, 6165.0, 6167.0, 6168.0, 6169.0, 6170.0, 6171.0, 6175.0, 6188.0, 6189.0, 6191.0, 6193.0, 6194.0, 6201.0, 6202.0, 6203.0, 6205.0, 6206.0, 6207.0, 6208.0, 6210.0, 6218.0,…
GO:0006412	BP	e	translation	66/127	195/29107	1.11262e-112	7	66	6.89935e-109	1915.0, 3921.0, 4736.0, 6122.0, 6124.0, 6125.0, 6128.0, 6129.0, 6130.0, 6133.0, 6134.0, 6135.0, 6136.0, 6137.0, 6138.0, 6139.0, 6142.0, 6143.0, 6144.0, 6146.0, 6147.0, 6152.0, 6154.0, 6155.0, 6156.0, 6157.0, 6159.0, 6160.0, 6161.0, 6164.0, 6165.0, 6167.0, 6168.0, 6169.0, 6170.0, 6171.0, 6175.0, 6188.0, 6189.0, 6191.0, 6193.0, 6194.0, 6201.0, 6202.0, 6203.0, 6205.0, 6206.0, 6207.0, 6208.0, 6210.0,…
GO:0006364	BP	e	rRNA processing	14/127	116/29107	1.20799e-16	9	14	4.99384e-13	6125.0, 6129.0, 6135.0, 6154.0, 6155.0, 6165.0, 6194.0, 6201.0, 6218.0, 6223.0, 6229.0, 6230.0, 6232.0, 9045.0
GO:0000027	BP	e	ribosomal large subunit assembly	8/127	22/29107	3.19061e-14	8	8	9.89248e-11	6122.0, 6125.0, 6128.0, 6134.0, 6135.0, 6147.0, 6152.0, 6175.0
GO:1904667	BP	e	negative regulation of ubiquitin protein ligase activity	6/127	12/29107	5.53834e-12	12	6	1.37373e-08	6125.0, 6135.0, 6167.0, 6201.0, 6224.0, 9349.0
GO:0042274	BP	e	ribosomal small subunit biogenesis	6/127	19/29107	1.58613e-10	5	6	3.27854e-07	6194.0, 6201.0, 6218.0, 6223.0, 6229.0, 6230.0
GO:0006413	BP	e	translational initiation	7/127	49/29107	1.87926e-09	3	7	3.30641e-06	3646.0, 6188.0, 6189.0, 6193.0, 6218.0, 8665.0, 51386.0
GO:0042273	BP	e	ribosomal large subunit biogenesis	6/127	28/29107	2.13283e-09	5	6	3.30641e-06	6125.0, 6129.0, 6135.0, 6154.0, 6165.0, 9045.0
GO:0000028	BP	e	ribosomal small subunit assembly	5/127	15/29107	4.23579e-09	8	5	5.83692e-06	3921.0, 6193.0, 6208.0, 6223.0, 6232.0
GO:2000059	BP	e	negative regulation of ubiquitin-dependent protein catabolic process	4/127	17/29107	7.8718e-07	10	4	0.000976261	6125.0, 6135.0, 6201.0, 9349.0
GO:1901798	BP	e	positive regulation of signal transduction by p53 class mediator	3/127	7/29107	2.80315e-06	8	3	0.00316042	6167.0, 6224.0, 9349.0
GO:0001732	BP	e	formation of cytoplasmic translation initiation complex	3/127	16/29107	4.35788e-05	8	3	0.0450387	3646.0, 8665.0, 51386.0
GO:0022626	CC	e	cytosolic ribosome	63/127	76/29107	2.21055e-143	6	63	3.87289e-140	3921.0, 4736.0, 6122.0, 6124.0, 6125.0, 6128.0, 6129.0, 6130.0, 6133.0, 6134.0, 6135.0, 6136.0, 6137.0, 6138.0, 6139.0, 6142.0, 6143.0, 6144.0, 6146.0, 6147.0, 6152.0, 6154.0, 6155.0, 6156.0, 6157.0, 6159.0, 6160.0, 6161.0, 6164.0, 6165.0, 6167.0, 6168.0, 6169.0, 6170.0, 6175.0, 6188.0, 6189.0, 6191.0, 6193.0, 6194.0, 6201.0, 6202.0, 6203.0, 6205.0, 6206.0, 6207.0, 6208.0, 6210.0, 6218.0, 6222.0,…
GO:0022625	CC	e	cytosolic large ribosomal subunit	40/127	56/29107	1.60751e-84	5	40	1.40818e-81	4736.0, 6122.0, 6124.0, 6125.0, 6128.0, 6129.0, 6130.0, 6133.0, 6134.0, 6135.0, 6136.0, 6137.0, 6138.0, 6139.0, 6142.0, 6143.0, 6144.0, 6146.0, 6147.0, 6152.0, 6154.0, 6155.0, 6156.0, 6157.0, 6159.0, 6160.0, 6161.0, 6164.0, 6165.0, 6167.0, 6168.0, 6169.0, 6170.0, 6171.0, 6175.0, 9045.0, 9349.0, 11224.0, 23521.0, 25873.0
GO:0022627	CC	e	cytosolic small ribosomal subunit	25/127	41/29107	7.76696e-50	5	25	4.53591e-47	3921.0, 6188.0, 6189.0, 6191.0, 6193.0, 6194.0, 6201.0, 6202.0, 6203.0, 6205.0, 6206.0, 6207.0, 6208.0, 6210.0, 6218.0, 6222.0, 6223.0, 6224.0, 6227.0, 6228.0, 6229.0, 6230.0, 6232.0, 6233.0, 6235.0
GO:0005925	CC	e	focal adhesion	35/127	418/29107	5.35235e-35	5	35	2.34433e-32	4736.0, 6122.0, 6124.0, 6125.0, 6128.0, 6129.0, 6130.0, 6133.0, 6136.0, 6143.0, 6146.0, 6155.0, 6156.0, 6160.0, 6168.0, 6169.0, 6175.0, 6188.0, 6189.0, 6191.0, 6193.0, 6201.0, 6202.0, 6203.0, 6205.0, 6207.0, 6208.0, 6218.0, 6222.0, 6223.0, 6235.0, 9349.0, 9404.0, 23521.0, 54914.0
GO:0042788	CC	e	polysomal ribosome	17/127	32/29107	1.32251e-32	6	17	4.63408e-30	4736.0, 6128.0, 6130.0, 6135.0, 6142.0, 6143.0, 6152.0, 6156.0, 6160.0, 6161.0, 6169.0, 6170.0, 6171.0, 6227.0, 6228.0, 6235.0, 25873.0
GO:0016020	CC	e	membrane	57/127	2121/29107	2.82223e-31	2	57	8.2409e-29	1327.0, 1915.0, 3646.0, 3921.0, 4736.0, 6124.0, 6125.0, 6128.0, 6129.0, 6130.0, 6133.0, 6134.0, 6135.0, 6136.0, 6137.0, 6138.0, 6142.0, 6143.0, 6144.0, 6152.0, 6154.0, 6155.0, 6156.0, 6157.0, 6159.0, 6160.0, 6161.0, 6165.0, 6175.0, 6188.0, 6191.0, 6193.0, 6194.0, 6201.0, 6202.0, 6203.0, 6205.0, 6206.0, 6207.0, 6208.0, 6210.0, 6218.0, 6222.0, 6223.0, 6224.0, 6228.0, 6229.0, 6233.0, 8665.0, 9045.0,…
GO:0005840	CC	e	ribosome	18/127	51/29107	2.31413e-30	5	18	5.79193e-28	6133.0, 6138.0, 6155.0, 6188.0, 6191.0, 6193.0, 6201.0, 6203.0, 6205.0, 6207.0, 6218.0, 6222.0, 6223.0, 6228.0, 6230.0, 6232.0, 9349.0, 23521.0
GO:0005829	CC	e	cytosol	81/127	5293/29107	7.79503e-30	2	81	1.70711e-27	1327.0, 1915.0, 1933.0, 1975.0, 3646.0, 3921.0, 4736.0, 5204.0, 6122.0, 6124.0, 6125.0, 6128.0, 6129.0, 6130.0, 6133.0, 6134.0, 6135.0, 6136.0, 6137.0, 6138.0, 6139.0, 6142.0, 6143.0, 6144.0, 6146.0, 6147.0, 6152.0, 6154.0, 6155.0, 6156.0, 6157.0, 6159.0, 6160.0, 6161.0, 6164.0, 6165.0, 6167.0, 6168.0, 6169.0, 6170.0, 6171.0, 6175.0, 6188.0, 6189.0, 6191.0, 6193.0, 6194.0, 6201.0, 6202.0, 6203.0,…
GO:0015935	CC	e	small ribosomal subunit	10/127	19/29107	1.55639e-19	4	10	3.02977e-17	6191.0, 6194.0, 6203.0, 6222.0, 6224.0, 6227.0, 6229.0, 6230.0, 6233.0, 6235.0
GO:1990904	CC	e	ribonucleoprotein complex	16/127	153/29107	7.54915e-18	2	16	1.32261e-15	6124.0, 6125.0, 6129.0, 6146.0, 6154.0, 6155.0, 6175.0, 6188.0, 6189.0, 6191.0, 6193.0, 6194.0, 6201.0, 6202.0, 6203.0, 23521.0
GO:0070062	CC	e	extracellular exosome	42/127	2169/29107	4.16508e-17	6	42	6.63384e-15	1915.0, 3646.0, 3921.0, 4736.0, 5899.0, 6122.0, 6124.0, 6125.0, 6135.0, 6136.0, 6146.0, 6147.0, 6152.0, 6154.0, 6155.0, 6156.0, 6160.0, 6164.0, 6165.0, 6168.0, 6175.0, 6188.0, 6189.0, 6191.0, 6193.0, 6202.0, 6203.0, 6205.0, 6207.0, 6208.0, 6210.0, 6222.0, 6223.0, 6224.0, 6230.0, 6233.0, 6235.0, 7178.0, 9045.0, 9349.0, 9699.0, 254863.0
GO:0005730	CC	e	nucleolus	32/127	1186/29107	5.92679e-17	5	32	8.65311e-15	1915.0, 6122.0, 6124.0, 6125.0, 6129.0, 6130.0, 6135.0, 6137.0, 6143.0, 6147.0, 6154.0, 6155.0, 6160.0, 6188.0, 6189.0, 6194.0, 6201.0, 6203.0, 6205.0, 6207.0, 6208.0, 6223.0, 6230.0, 6233.0, 9349.0, 10171.0, 11224.0, 23521.0, 25873.0, 55249.0, 125144.0, 131870.0
GO:0014069	CC	e	postsynaptic density	17/127	248/29107	8.77594e-16	4	17	1.18273e-13	4736.0, 6128.0, 6129.0, 6136.0, 6142.0, 6156.0, 6169.0, 6175.0, 6188.0, 6207.0, 6208.0, 6222.0, 6223.0, 6230.0, 6232.0, 9045.0, 9349.0
GO:0005654	CC	e	nucleoplasm	45/127	3805/29107	1.12845e-10	2	45	1.41218e-08	1327.0, 2146.0, 3646.0, 3921.0, 6125.0, 6135.0, 6154.0, 6155.0, 6160.0, 6188.0, 6189.0, 6191.0, 6193.0, 6194.0, 6201.0, 6202.0, 6203.0, 6205.0, 6206.0, 6207.0, 6208.0, 6210.0, 6218.0, 6222.0, 6223.0, 6224.0, 6227.0, 6228.0, 6229.0, 6230.0, 6232.0, 6233.0, 6235.0, 7029.0, 7178.0, 9349.0, 10171.0, 23514.0, 26297.0, 51386.0, 55249.0, 91689.0, 119504.0, 131870.0, 353497.0
GO:0005634	CC	e	nucleus	52/127	5386/29107	5.61201e-09	5	52	6.55483e-07	1915.0, 2146.0, 3646.0, 3921.0, 4666.0, 4736.0, 5204.0, 6122.0, 6124.0, 6125.0, 6128.0, 6129.0, 6130.0, 6133.0, 6134.0, 6137.0, 6138.0, 6139.0, 6146.0, 6147.0, 6155.0, 6156.0, 6168.0, 6175.0, 6188.0, 6189.0, 6194.0, 6201.0, 6202.0, 6203.0, 6207.0, 6222.0, 6229.0, 6230.0, 6232.0, 6233.0, 7029.0, 7043.0, 7178.0, 7580.0, 7678.0, 9404.0, 23408.0, 23521.0, 26297.0, 55084.0, 55249.0, 84525.0, 131870.0,…
GO:0045202	CC	e	synapse	13/127	407/29107	2.90977e-08	3	13	3.1862e-06	2146.0, 6125.0, 6143.0, 6152.0, 6167.0, 6191.0, 6201.0, 6203.0, 6224.0, 6227.0, 6228.0, 84902.0, 149111.0
GO:0005783	CC	e	endoplasmic reticulum	16/127	1036/29107	1.19349e-05	5	16	0.00122999	1933.0, 6125.0, 6134.0, 6137.0, 6144.0, 6152.0, 6157.0, 6164.0, 6171.0, 6175.0, 6188.0, 6189.0, 6194.0, 6202.0, 6228.0, 6229.0
GO:0033290	CC	e	eukaryotic 48S preinitiation complex	3/127	15/29107	3.5521e-05	4	3	0.00327541	3646.0, 8665.0, 51386.0
GO:0005852	CC	e	eukaryotic translation initiation factor 3 complex	3/127	15/29107	3.5521e-05	2	3	0.00327541	3646.0, 8665.0, 51386.0
GO:0016282	CC	e	eukaryotic 43S preinitiation complex	3/127	17/29107	5.27484e-05	4	3	0.00462076	3646.0, 8665.0, 51386.0
GO:0005853	CC	e	eukaryotic translation elongation factor 1 complex	2/127	4/29107	0.000112682	2	2	0.00940092	1915.0, 1933.0
GO:0005791	CC	e	rough endoplasmic reticulum	4/127	58/29107	0.000122198	6	4	0.00973137	6124.0, 6128.0, 6227.0, 6228.0
GO:0005737	CC	e	cytoplasm	38/127	4724/29107	0.000142607	2	38	0.0108629	1915.0, 1933.0, 2146.0, 3646.0, 3921.0, 4666.0, 5204.0, 6122.0, 6124.0, 6125.0, 6129.0, 6130.0, 6135.0, 6146.0, 6147.0, 6152.0, 6154.0, 6175.0, 6188.0, 6189.0, 6203.0, 6205.0, 6210.0, 6223.0, 6233.0, 7178.0, 9349.0, 9404.0, 23101.0, 23521.0, 25873.0, 26297.0, 55249.0, 57626.0, 84525.0, 131870.0, 342184.0, 441951.0
GO:0098556	CC	e	cytoplasmic side of rough endoplasmic reticulum membrane	2/127	5/29107	0.000187266	5	2	0.0136704	6155.0, 6235.0
GO:0015934	CC	e	large ribosomal subunit	2/127	7/29107	0.000391013	4	2	0.0274022	6136.0, 23521.0
GO:0036464	CC	e	cytoplasmic ribonucleoprotein granule	4/127	81/29107	0.00044354	6	4	0.0298878	6128.0, 6175.0, 6191.0, 6194.0
GO:0005844	CC	e	polysome	3/127	35/29107	0.000479399	3	3	0.0311076	6188.0, 6191.0, 6194.0
GO:0003735	MF	e	structural constituent of ribosome	65/127	164/29107	2.46679e-116	2	65	1.08958e-112	3921.0, 4736.0, 6122.0, 6124.0, 6125.0, 6128.0, 6129.0, 6130.0, 6133.0, 6134.0, 6135.0, 6136.0, 6137.0, 6138.0, 6139.0, 6142.0, 6143.0, 6144.0, 6146.0, 6147.0, 6152.0, 6154.0, 6155.0, 6156.0, 6157.0, 6159.0, 6160.0, 6161.0, 6164.0, 6165.0, 6167.0, 6168.0, 6169.0, 6170.0, 6171.0, 6175.0, 6188.0, 6189.0, 6191.0, 6193.0, 6194.0, 6201.0, 6202.0, 6203.0, 6205.0, 6206.0, 6207.0, 6208.0, 6210.0, 6218.0,…
GO:0003723	MF	e	RNA binding	70/127	1389/29107	2.72371e-58	4	70	6.01531e-55	1915.0, 1975.0, 2197.0, 3646.0, 3921.0, 4736.0, 6122.0, 6124.0, 6125.0, 6128.0, 6129.0, 6130.0, 6133.0, 6134.0, 6135.0, 6136.0, 6137.0, 6138.0, 6139.0, 6142.0, 6143.0, 6144.0, 6146.0, 6147.0, 6152.0, 6154.0, 6155.0, 6156.0, 6157.0, 6159.0, 6160.0, 6161.0, 6164.0, 6165.0, 6167.0, 6168.0, 6169.0, 6170.0, 6171.0, 6175.0, 6188.0, 6189.0, 6191.0, 6193.0, 6194.0, 6201.0, 6202.0, 6203.0, 6205.0, 6206.0,…
GO:1990948	MF	e	ubiquitin ligase inhibitor activity	6/127	8/29107	1.70242e-13	5	6	2.50653e-10	6125.0, 6135.0, 6167.0, 6201.0, 6224.0, 9349.0
GO:0019843	MF	e	rRNA binding	8/127	40/29107	7.1867e-12	5	8	7.93592e-09	6133.0, 6147.0, 6167.0, 6191.0, 6193.0, 6203.0, 6205.0, 6222.0
GO:0048027	MF	e	mRNA 5'-UTR binding	7/127	27/29107	2.10342e-11	6	7	1.85816e-08	6125.0, 6154.0, 6171.0, 6189.0, 6201.0, 6207.0, 6208.0
GO:0005515	MF	e	protein binding	89/127	12418/29107	6.3529e-10	2	89	4.67679e-07	1327.0, 1915.0, 1933.0, 1975.0, 2146.0, 3646.0, 3921.0, 4736.0, 5204.0, 5899.0, 6122.0, 6124.0, 6125.0, 6128.0, 6129.0, 6130.0, 6133.0, 6134.0, 6135.0, 6136.0, 6137.0, 6138.0, 6139.0, 6142.0, 6143.0, 6144.0, 6146.0, 6147.0, 6152.0, 6154.0, 6155.0, 6156.0, 6157.0, 6160.0, 6164.0, 6165.0, 6168.0, 6169.0, 6171.0, 6175.0, 6188.0, 6189.0, 6191.0, 6193.0, 6194.0, 6201.0, 6202.0, 6203.0, 6205.0, 6206.0,…
GO:0070180	MF	e	large ribosomal subunit rRNA binding	4/127	5/29107	1.72228e-09	6	4	1.08676e-06	6136.0, 6143.0, 6175.0, 9349.0
GO:0045182	MF	e	translation regulator activity	4/127	18/29107	1.00867e-06	1	4	0.000556913	6134.0, 6146.0, 6203.0, 6208.0
GO:0003729	MF	e	mRNA binding	8/127	210/29107	4.12921e-06	5	8	0.00202653	6129.0, 6152.0, 6188.0, 6193.0, 6207.0, 11224.0, 23521.0, 131870.0
GO:0070181	MF	e	small ribosomal subunit rRNA binding	3/127	9/29107	6.68467e-06	6	3	0.00295262	6188.0, 6207.0, 6208.0
GO:0045296	MF	e	cadherin binding	9/127	315/29107	1.05317e-05	4	9	0.00422896	3646.0, 6128.0, 6130.0, 6138.0, 6147.0, 6152.0, 6159.0, 6164.0, 9045.0
GO:1990932	MF	e	5.8S rRNA binding	2/127	2/29107	1.88884e-05	6	2	0.00695249	6143.0, 6203.0
GO:0003743	MF	e	translation initiation factor activity	4/127	51/29107	7.36925e-05	6	4	0.0250384	1975.0, 3646.0, 8665.0, 51386.0
