## Supplementary material for "Transcriptional and genetic sex differences for schizophrenia across the dorsolateral prefrontal cortex, hippocampus, and caudate nucleus": Data S4: GO_analysis_module_steelblue.xlsx

### Sheet: Sheet1
GO	NS	enrichment	name	ratio_in_study	ratio_in_pop	p_uncorrected	depth	study_count	p_fdr_bh	study_items
GO:0006457	BP	e	protein folding	24/147	136/29107	1.98661e-30	2	24	2.46379e-26	811.0, 1410.0, 2288.0, 2923.0, 3301.0, 3312.0, 3320.0, 3326.0, 3329.0, 5479.0, 5481.0, 6950.0, 7184.0, 7203.0, 9601.0, 10049.0, 10130.0, 10575.0, 10576.0, 10598.0, 22824.0, 22948.0, 51726.0, 81562.0
GO:0006986	BP	e	response to unfolded protein	16/147	53/29107	9.78406e-25	5	16	6.0671e-21	871.0, 3301.0, 3303.0, 3305.0, 3308.0, 3310.0, 3312.0, 3315.0, 3320.0, 3326.0, 3329.0, 3337.0, 7873.0, 10808.0, 22824.0, 79139.0
GO:0042026	BP	e	protein refolding	10/147	18/29107	3.34285e-19	3	10	1.38194e-15	3303.0, 3304.0, 3305.0, 3309.0, 3310.0, 3312.0, 3313.0, 3320.0, 3329.0, 55466.0
GO:0051085	BP	e	chaperone cofactor-dependent protein refolding	11/147	31/29107	2.89255e-18	5	11	8.96834e-15	3303.0, 3304.0, 3305.0, 3309.0, 3310.0, 3312.0, 3313.0, 3337.0, 6388.0, 10808.0, 23753.0
GO:0061077	BP	e	chaperone-mediated protein folding	8/147	31/29107	2.49646e-12	3	8	6.19222e-09	1676.0, 2288.0, 3315.0, 5479.0, 5481.0, 9601.0, 10049.0, 26973.0
GO:0050821	BP	e	protein stabilization	13/147	187/29107	1.37168e-11	4	13	2.83526e-08	811.0, 1410.0, 3303.0, 3304.0, 3320.0, 3326.0, 3329.0, 5479.0, 6950.0, 7203.0, 10575.0, 10576.0, 22948.0
GO:1901998	BP	e	toxin transport	8/147	40/29107	2.34234e-11	4	8	4.14995e-08	3301.0, 3309.0, 6950.0, 7203.0, 9276.0, 10575.0, 10576.0, 22948.0
GO:0034620	BP	e	cellular response to unfolded protein	7/147	25/29107	3.23208e-11	6	7	5.01054e-08	3303.0, 3304.0, 3305.0, 3309.0, 3310.0, 3312.0, 3313.0
GO:0090084	BP	e	negative regulation of inclusion body assembly	5/147	10/29107	7.57623e-10	6	5	9.39604e-07	3303.0, 3304.0, 3337.0, 10049.0, 55466.0
GO:1904851	BP	e	positive regulation of establishment of protein localization to telomere	5/147	10/29107	7.57623e-10	8	5	9.39604e-07	6950.0, 7203.0, 10575.0, 10576.0, 22948.0
GO:0051131	BP	e	chaperone-mediated protein complex assembly	6/147	22/29107	1.04514e-09	7	6	1.17834e-06	3303.0, 3308.0, 3320.0, 3326.0, 3329.0, 10576.0
GO:1904871	BP	e	positive regulation of protein localization to Cajal body	5/147	11/29107	1.38333e-09	7	5	1.42967e-06	6950.0, 7203.0, 10575.0, 10576.0, 22948.0
GO:0034605	BP	e	cellular response to heat	7/147	47/29107	3.85423e-09	5	7	3.67694e-06	3303.0, 3304.0, 3310.0, 3320.0, 3326.0, 3329.0, 51278.0
GO:1904874	BP	e	positive regulation of telomerase RNA localization to Cajal body	5/147	15/29107	8.84639e-09	5	5	7.83663e-06	6950.0, 7203.0, 10575.0, 10576.0, 22948.0
GO:0031396	BP	e	regulation of protein ubiquitination	5/147	17/29107	1.80811e-08	9	5	1.49495e-05	3303.0, 3304.0, 3320.0, 3326.0, 6478.0
GO:0007339	BP	e	binding of sperm to zona pellucida	6/147	35/29107	2.15404e-08	5	6	1.66965e-05	3305.0, 6950.0, 7203.0, 10575.0, 10576.0, 22948.0
GO:0034975	BP	e	protein folding in endoplasmic reticulum	4/147	11/29107	2.00468e-07	3	4	0.000146247	811.0, 2923.0, 3309.0, 7184.0
GO:0032212	BP	e	positive regulation of telomere maintenance via telomerase	5/147	34/29107	7.58736e-07	10	5	0.000495255	6950.0, 7203.0, 10575.0, 10576.0, 22948.0
GO:0051973	BP	e	positive regulation of telomerase activity	5/147	34/29107	7.58736e-07	9	5	0.000495255	3320.0, 3326.0, 6950.0, 10575.0, 10576.0
GO:0043066	BP	e	negative regulation of apoptotic process	13/147	484/29107	1.1664e-06	7	13	0.000723288	1410.0, 3301.0, 3303.0, 3304.0, 3309.0, 3313.0, 3315.0, 3329.0, 3480.0, 6478.0, 7184.0, 10370.0, 55795.0
GO:0090666	BP	e	scaRNA localization to Cajal body	3/147	5/29107	1.25274e-06	6	3	0.000739834	6950.0, 10575.0, 10576.0
GO:0045892	BP	e	negative regulation of transcription, DNA-templated	12/147	548/29107	2.35999e-05	10	12	0.0133039	811.0, 1410.0, 3312.0, 6478.0, 7189.0, 10049.0, 10370.0, 10419.0, 23613.0, 25988.0, 84159.0, 162989.0
GO:0071712	BP	e	ER-associated misfolded protein catabolic process	3/147	12/29107	2.68531e-05	9	3	0.0144797	23753.0, 56886.0, 79139.0
GO:0098761	BP	e	cellular response to interleukin-7	3/147	13/29107	3.47798e-05	6	3	0.0179725	2923.0, 3329.0, 10963.0
GO:1900034	BP	e	regulation of cellular response to heat	3/147	15/29107	5.49225e-05	6	3	0.027246	3337.0, 10049.0, 26973.0
GO:0070062	CC	e	extracellular exosome	40/147	2169/29107	3.47051e-13	6	40	6.08032e-10	811.0, 1410.0, 1773.0, 2288.0, 2717.0, 2923.0, 3301.0, 3303.0, 3304.0, 3308.0, 3309.0, 3310.0, 3312.0, 3313.0, 3315.0, 3320.0, 3326.0, 3329.0, 3337.0, 4758.0, 5479.0, 6559.0, 6697.0, 6897.0, 6950.0, 7184.0, 7203.0, 7314.0, 8703.0, 8985.0, 10007.0, 10130.0, 10575.0, 10576.0, 10598.0, 10808.0, 22948.0, 27101.0, 53343.0, 56886.0
GO:0005634	CC	e	nucleus	64/147	5386/29107	2.30516e-12	5	64	2.01932e-09	811.0, 1104.0, 1410.0, 1432.0, 1676.0, 1773.0, 2923.0, 3301.0, 3303.0, 3304.0, 3305.0, 3308.0, 3309.0, 3310.0, 3312.0, 3315.0, 3320.0, 3326.0, 3337.0, 4236.0, 4686.0, 5479.0, 5481.0, 5987.0, 6883.0, 7150.0, 7184.0, 7189.0, 7314.0, 7873.0, 8815.0, 8880.0, 9923.0, 10049.0, 10194.0, 10263.0, 10370.0, 10419.0, 10432.0, 10808.0, 10963.0, 22824.0, 23076.0, 23210.0, 23613.0, 25888.0, 25988.0, 27101.0, 5…
GO:0005829	CC	e	cytosol	63/147	5293/29107	3.62098e-12	2	63	2.11466e-09	811.0, 1410.0, 1432.0, 1676.0, 2288.0, 3083.0, 3301.0, 3303.0, 3304.0, 3305.0, 3308.0, 3309.0, 3310.0, 3312.0, 3315.0, 3320.0, 3326.0, 3329.0, 3337.0, 4686.0, 5481.0, 5987.0, 6478.0, 6559.0, 6697.0, 6897.0, 6950.0, 7184.0, 7189.0, 7203.0, 7314.0, 7873.0, 8557.0, 8703.0, 8815.0, 9276.0, 9451.0, 10007.0, 10049.0, 10130.0, 10419.0, 10575.0, 10576.0, 10598.0, 10808.0, 10963.0, 22824.0, 22948.0, 23076…
GO:0005737	CC	e	cytoplasm	57/147	4724/29107	4.59862e-11	2	57	2.01419e-08	384.0, 811.0, 1104.0, 1410.0, 1432.0, 2288.0, 2717.0, 3303.0, 3304.0, 3305.0, 3309.0, 3310.0, 3312.0, 3313.0, 3315.0, 3320.0, 3326.0, 3329.0, 3337.0, 4758.0, 5479.0, 5481.0, 5987.0, 6478.0, 7189.0, 7314.0, 8815.0, 8880.0, 9451.0, 10007.0, 10049.0, 10263.0, 10419.0, 10432.0, 10677.0, 10808.0, 22824.0, 23210.0, 23235.0, 23534.0, 23613.0, 51278.0, 53944.0, 54877.0, 55646.0, 55795.0, 55802.0, 55876.0…
GO:0005654	CC	e	nucleoplasm	50/147	3805/29107	5.88798e-11	2	50	2.06315e-08	1104.0, 1410.0, 1432.0, 1676.0, 2288.0, 3303.0, 3304.0, 3305.0, 3312.0, 3320.0, 3326.0, 3337.0, 4236.0, 4686.0, 5479.0, 5481.0, 5987.0, 6478.0, 6697.0, 6883.0, 6924.0, 7150.0, 7314.0, 8815.0, 8880.0, 10049.0, 10106.0, 10370.0, 10419.0, 10432.0, 10575.0, 10808.0, 22992.0, 23076.0, 23210.0, 23613.0, 25888.0, 25988.0, 27101.0, 51278.0, 54432.0, 54971.0, 55596.0, 55646.0, 57117.0, 57727.0, 83860.0, 8…
GO:0042470	CC	e	melanosome	10/147	100/29107	9.30343e-11	8	10	2.7166e-08	2923.0, 3309.0, 3312.0, 3320.0, 3326.0, 5479.0, 7184.0, 9601.0, 10130.0, 10575.0
GO:0002199	CC	e	zona pellucida receptor complex	5/147	8/29107	1.69738e-10	2	5	4.2483e-08	3305.0, 6950.0, 7203.0, 10575.0, 10576.0
GO:0005788	CC	e	endoplasmic reticulum lumen	14/147	306/29107	5.69848e-10	5	14	1.24797e-07	811.0, 871.0, 2923.0, 3309.0, 5479.0, 7184.0, 7873.0, 8985.0, 9601.0, 10130.0, 23753.0, 51726.0, 56886.0, 79188.0
GO:0034663	CC	e	endoplasmic reticulum chaperone complex	5/147	10/29107	7.57623e-10	3	5	1.32736e-07	3309.0, 5479.0, 7184.0, 10130.0, 23753.0
GO:0005832	CC	e	chaperonin-containing T-complex	5/147	10/29107	7.57623e-10	3	5	1.32736e-07	6950.0, 7203.0, 10575.0, 10576.0, 22948.0
GO:0101031	CC	e	chaperone complex	5/147	17/29107	1.80811e-08	2	5	2.87983e-06	3312.0, 6388.0, 10963.0, 23753.0, 51726.0
GO:0032991	CC	e	protein-containing complex	17/147	643/29107	3.02133e-08	1	17	4.41113e-06	1104.0, 1410.0, 1676.0, 2288.0, 3303.0, 3304.0, 3309.0, 3320.0, 3326.0, 3329.0, 5479.0, 7184.0, 7189.0, 10370.0, 10808.0, 10963.0, 56886.0
GO:0005739	CC	e	mitochondrion	24/147	1307/29107	4.18954e-08	5	24	5.64621e-06	384.0, 1410.0, 1432.0, 2288.0, 3301.0, 3303.0, 3304.0, 3308.0, 3309.0, 3313.0, 3320.0, 3326.0, 3329.0, 4686.0, 5832.0, 7314.0, 9823.0, 29074.0, 50486.0, 51657.0, 53343.0, 60493.0, 64969.0, 83875.0
GO:0005783	CC	e	endoplasmic reticulum	21/147	1036/29107	6.29271e-08	5	21	7.87487e-06	811.0, 871.0, 2923.0, 3303.0, 3304.0, 3309.0, 5479.0, 6388.0, 7184.0, 7873.0, 8985.0, 9451.0, 9601.0, 10130.0, 10598.0, 23753.0, 51726.0, 56886.0, 79139.0, 127544.0, 387521.0
GO:0044297	CC	e	cell body	7/147	77/29107	1.29891e-07	2	7	1.45101e-05	3305.0, 6950.0, 7203.0, 10575.0, 10576.0, 22948.0, 27101.0
GO:0048471	CC	e	perinuclear region of cytoplasm	17/147	713/29107	1.32512e-07	2	17	1.45101e-05	811.0, 2288.0, 3301.0, 3303.0, 3304.0, 3312.0, 3320.0, 3326.0, 4074.0, 5479.0, 6526.0, 7184.0, 7189.0, 7873.0, 9451.0, 10049.0, 85365.0
GO:0005925	CC	e	focal adhesion	13/147	418/29107	2.24445e-07	5	13	2.3131e-05	811.0, 2923.0, 3303.0, 3304.0, 3309.0, 3312.0, 3313.0, 3315.0, 5479.0, 7184.0, 10677.0, 23767.0, 58497.0
GO:0071682	CC	e	endocytic vesicle lumen	4/147	18/29107	1.80841e-06	5	4	0.000176018	811.0, 3320.0, 7184.0, 10808.0
GO:1904813	CC	e	ficolin-1-rich granule lumen	7/147	124/29107	3.33702e-06	5	7	0.000307708	1432.0, 3303.0, 3304.0, 3310.0, 3312.0, 3320.0, 3326.0
GO:0033018	CC	e	sarcoplasmic reticulum lumen	3/147	9/29107	1.03678e-05	6	3	0.000908222	811.0, 7184.0, 7873.0
GO:0044295	CC	e	axonal growth cone	4/147	30/29107	1.54502e-05	4	4	0.00128899	2288.0, 3320.0, 3326.0, 23767.0
GO:0005874	CC	e	microtubule	9/147	298/29107	2.19526e-05	6	9	0.00174822	2288.0, 6950.0, 7203.0, 10263.0, 10575.0, 10576.0, 10808.0, 22948.0, 57821.0
GO:0005793	CC	e	endoplasmic reticulum-Golgi intermediate compartment	5/147	77/29107	4.52522e-05	5	5	0.00344704	871.0, 3309.0, 10130.0, 56886.0, 81562.0
GO:0005789	CC	e	endoplasmic reticulum membrane	15/147	974/29107	0.000128644	4	15	0.00920602	811.0, 3309.0, 7184.0, 7314.0, 8985.0, 9276.0, 9451.0, 10130.0, 23767.0, 58477.0, 79139.0, 81562.0, 85365.0, 127544.0, 387521.0
GO:1990904	CC	e	ribonucleoprotein complex	6/147	153/29107	0.000131364	2	6	0.00920602	3303.0, 3304.0, 3312.0, 4686.0, 10432.0, 23210.0
GO:0005794	CC	e	Golgi apparatus	15/147	988/29107	0.000150264	5	15	0.00979767	811.0, 1410.0, 2717.0, 6950.0, 8703.0, 8985.0, 10419.0, 10963.0, 23042.0, 23613.0, 54432.0, 54734.0, 55204.0, 79188.0, 81562.0
GO:0031499	CC	e	TRAMP complex	2/147	4/29107	0.000150991	3	2	0.00979767	55596.0, 64282.0
GO:0016234	CC	e	inclusion body	3/147	21/29107	0.000157013	3	3	0.0098245	3303.0, 3304.0, 3326.0
GO:0044322	CC	e	endoplasmic reticulum quality control compartment	3/147	25/29107	0.000267535	2	3	0.0161628	811.0, 56886.0, 79139.0
GO:0072562	CC	e	blood microparticle	5/147	113/29107	0.000277961	2	5	0.0162329	3303.0, 3304.0, 3305.0, 3310.0, 3312.0
GO:0005790	CC	e	smooth endoplasmic reticulum	3/147	26/29107	0.000301314	6	3	0.0165062	811.0, 3309.0, 5479.0
GO:0034774	CC	e	secretory granule lumen	5/147	115/29107	0.000301484	6	5	0.0165062	1432.0, 3310.0, 3312.0, 3320.0, 3326.0
GO:0042824	CC	e	MHC class I peptide loading complex	2/147	8/29107	0.000695325	3	2	0.0369154	811.0, 2923.0
GO:0044294	CC	e	dendritic growth cone	2/147	9/29107	0.000891027	4	2	0.0459141	3320.0, 3326.0
GO:0051082	MF	e	unfolded protein binding	26/147	112/29107	2.66383e-36	3	26	1.17661e-32	811.0, 871.0, 1410.0, 3301.0, 3303.0, 3304.0, 3305.0, 3309.0, 3310.0, 3312.0, 3313.0, 3320.0, 3326.0, 3329.0, 3337.0, 5479.0, 6950.0, 7184.0, 7203.0, 10049.0, 10575.0, 10576.0, 22948.0, 51726.0, 55466.0, 56886.0
GO:0044183	MF	e	protein folding chaperone	18/147	39/29107	8.8599e-32	1	18	1.95671e-28	811.0, 1676.0, 3303.0, 3304.0, 3305.0, 3309.0, 3310.0, 3312.0, 3313.0, 3315.0, 3326.0, 3337.0, 6950.0, 7203.0, 10049.0, 10575.0, 10576.0, 22948.0
GO:0005515	MF	e	protein binding	125/147	12418/29107	2.53662e-26	2	125	3.73476e-23	384.0, 811.0, 871.0, 1104.0, 1410.0, 1432.0, 1676.0, 1773.0, 2288.0, 2717.0, 2923.0, 3083.0, 3301.0, 3303.0, 3304.0, 3305.0, 3308.0, 3309.0, 3310.0, 3312.0, 3313.0, 3315.0, 3320.0, 3326.0, 3329.0, 3337.0, 3480.0, 4074.0, 4236.0, 4686.0, 4758.0, 5479.0, 5481.0, 5832.0, 5987.0, 6478.0, 6559.0, 6883.0, 6897.0, 6924.0, 6950.0, 7150.0, 7184.0, 7189.0, 7203.0, 7314.0, 7873.0, 8557.0, 8815.0, 8880.0, 89…
GO:0051787	MF	e	misfolded protein binding	11/147	28/29107	7.43105e-19	3	11	6.68192e-16	3303.0, 3304.0, 3305.0, 3309.0, 3310.0, 3312.0, 3313.0, 6388.0, 23753.0, 51726.0, 79139.0
GO:0003723	MF	e	RNA binding	39/147	1389/29107	7.56387e-19	4	39	6.68192e-16	811.0, 871.0, 2288.0, 2923.0, 3303.0, 3304.0, 3312.0, 3313.0, 3315.0, 3320.0, 3326.0, 3329.0, 4236.0, 4686.0, 5479.0, 5832.0, 6950.0, 7150.0, 7184.0, 7203.0, 7873.0, 8880.0, 9601.0, 10432.0, 10575.0, 10963.0, 23076.0, 23210.0, 55596.0, 55646.0, 55795.0, 56061.0, 57727.0, 60493.0, 64282.0, 64969.0, 65117.0, 84271.0, 85364.0
GO:0031072	MF	e	heat shock protein binding	11/147	57/29107	5.63729e-15	3	11	4.14998e-12	2288.0, 3303.0, 3304.0, 3305.0, 3309.0, 3310.0, 3312.0, 3313.0, 3326.0, 5481.0, 10049.0
GO:0031625	MF	e	ubiquitin protein ligase binding	18/147	296/29107	1.34602e-14	5	18	8.49339e-12	811.0, 3301.0, 3303.0, 3304.0, 3305.0, 3309.0, 3310.0, 3312.0, 3313.0, 3320.0, 3326.0, 3329.0, 6950.0, 7189.0, 7314.0, 10576.0, 27101.0, 79139.0
GO:0051087	MF	e	chaperone binding	11/147	107/29107	7.63755e-12	3	11	4.21688e-09	811.0, 3301.0, 3309.0, 3312.0, 3329.0, 3337.0, 10049.0, 10598.0, 10963.0, 23753.0, 55466.0
GO:0005524	MF	e	ATP binding	30/147	1458/29107	4.10489e-11	8	30	2.01459e-08	1432.0, 3301.0, 3303.0, 3304.0, 3305.0, 3308.0, 3309.0, 3310.0, 3312.0, 3313.0, 3320.0, 3326.0, 3329.0, 3480.0, 5832.0, 6897.0, 6950.0, 7150.0, 7184.0, 7203.0, 9451.0, 10575.0, 10576.0, 10808.0, 22824.0, 22948.0, 23235.0, 26973.0, 53944.0, 55466.0
GO:0055131	MF	e	C3HC4-type RING finger domain binding	4/147	6/29107	9.29332e-09	4	4	4.10486e-06	3301.0, 3303.0, 3304.0, 3312.0
GO:0140545	MF	e	protein disaggregase activity	3/147	5/29107	1.25274e-06	2	3	0.000503033	3303.0, 3304.0, 3312.0
GO:0003756	MF	e	protein disulfide isomerase activity	4/147	18/29107	1.80841e-06	5	4	0.000665644	2923.0, 9601.0, 10130.0, 78987.0
GO:0030544	MF	e	Hsp70 protein binding	5/147	43/29107	2.53054e-06	4	5	0.000859799	3301.0, 3337.0, 5481.0, 10963.0, 55466.0
GO:0051879	MF	e	Hsp90 protein binding	5/147	44/29107	2.8434e-06	4	5	0.000897091	5481.0, 9451.0, 10598.0, 10963.0, 26973.0
GO:0042802	MF	e	identical protein binding	22/147	1495/29107	6.31722e-06	3	22	0.00186021	1410.0, 2923.0, 3315.0, 3320.0, 3326.0, 3480.0, 5832.0, 5987.0, 6897.0, 7189.0, 8815.0, 9451.0, 10007.0, 10419.0, 23210.0, 23534.0, 51278.0, 55646.0, 55802.0, 59349.0, 79139.0, 79188.0
GO:0016887	MF	e	ATP hydrolysis activity	9/147	264/29107	8.3936e-06	7	9	0.00231716	3303.0, 3304.0, 3305.0, 3309.0, 3310.0, 3312.0, 3313.0, 3320.0, 3329.0
GO:0001671	MF	e	ATPase activator activity	4/147	27/29107	1.00114e-05	3	4	0.0026012	3301.0, 3337.0, 10049.0, 10598.0
GO:0047485	MF	e	protein N-terminus binding	6/147	107/29107	1.77942e-05	3	6	0.00436651	3303.0, 3304.0, 7189.0, 8815.0, 23613.0, 85365.0
GO:0019899	MF	e	enzyme binding	10/147	369/29107	1.93717e-05	3	10	0.0045034	1432.0, 3303.0, 3304.0, 3309.0, 3310.0, 3312.0, 3329.0, 8815.0, 9451.0, 25988.0
GO:0003714	MF	e	transcription corepressor activity	7/147	186/29107	4.65965e-05	3	7	0.0102908	3303.0, 3337.0, 6478.0, 10370.0, 10419.0, 23613.0, 57727.0
GO:0015035	MF	e	protein-disulfide reductase activity	3/147	21/29107	0.000157013	5	3	0.033025	2923.0, 9601.0, 10130.0
GO:0045296	MF	e	cadherin binding	8/147	315/29107	0.000208879	4	8	0.0419372	3303.0, 3309.0, 3312.0, 3326.0, 3337.0, 10598.0, 23042.0, 56061.0
GO:0008270	MF	e	zinc ion binding	13/147	810/29107	0.000247744	6	13	0.0455035	811.0, 5987.0, 6478.0, 6897.0, 7189.0, 22992.0, 23613.0, 26973.0, 54877.0, 55596.0, 84851.0, 85364.0, 85446.0
GO:0003677	MF	e	DNA binding	14/147	921/29107	0.000248365	4	14	0.0455035	811.0, 1773.0, 5987.0, 6883.0, 7150.0, 8815.0, 10049.0, 10194.0, 25988.0, 54971.0, 55646.0, 64282.0, 84159.0, 162989.0
GO:0019904	MF	e	protein domain specific binding	7/147	245/29107	0.000257547	3	7	0.0455035	1676.0, 3309.0, 4074.0, 7150.0, 10370.0, 23613.0, 27101.0
