## Supplementary material for "Transcriptional and genetic sex differences for schizophrenia across the dorsolateral prefrontal cortex, hippocampus, and caudate nucleus": Data S4: GO_analysis_module_tan.xlsx

### Sheet: Sheet1
GO	NS	enrichment	name	ratio_in_study	ratio_in_pop	p_uncorrected	depth	study_count	p_fdr_bh	study_items
GO:0032981	BP	e	mitochondrial respiratory chain complex I assembly	19/422	57/29107	2.9813e-21	8	19	3.69741e-17	4698.0, 4700.0, 4707.0, 4709.0, 4710.0, 4711.0, 4712.0, 4714.0, 4717.0, 4718.0, 4724.0, 4725.0, 55744.0, 55863.0, 79133.0, 84233.0, 90871.0, 91942.0, 137682.0
GO:0006120	BP	e	mitochondrial electron transport, NADH to ubiquinone	13/422	45/29107	4.9893e-14	8	13	3.09386e-10	4697.0, 4698.0, 4700.0, 4707.0, 4709.0, 4710.0, 4711.0, 4712.0, 4714.0, 4717.0, 4718.0, 4724.0, 4725.0
GO:0042776	BP	e	mitochondrial ATP synthesis coupled proton transport	8/422	15/29107	1.07602e-11	13	8	4.44829e-08	498.0, 509.0, 514.0, 515.0, 522.0, 539.0, 9551.0, 10632.0
GO:0006412	BP	e	translation	16/422	195/29107	2.99831e-08	7	16	9.29627e-05	9521.0, 9553.0, 10987.0, 28998.0, 29088.0, 29093.0, 51023.0, 51065.0, 51187.0, 51258.0, 51649.0, 51650.0, 55005.0, 64983.0, 65008.0, 92259.0
GO:0000422	BP	e	autophagy of mitochondrion	7/422	38/29107	1.09711e-06	7	7	0.00272128	8678.0, 9140.0, 11337.0, 11345.0, 65991.0, 139341.0, 493856.0
GO:0015986	BP	e	ATP synthesis coupled proton transport	5/422	15/29107	1.6667e-06	12	5	0.00344506	498.0, 509.0, 515.0, 539.0, 10632.0
GO:0006123	BP	e	mitochondrial electron transport, cytochrome c to oxygen	5/422	19/29107	6.15199e-06	8	5	0.0108996	1337.0, 1345.0, 1350.0, 9167.0, 54205.0
GO:0097428	BP	e	protein maturation by iron-sulfur cluster transfer	4/422	11/29107	1.32613e-05	6	4	0.0205584	10539.0, 27247.0, 81689.0, 150274.0
GO:0005743	CC	e	mitochondrial inner membrane	65/422	404/29107	3.87191e-48	5	65	6.78358e-45	498.0, 509.0, 514.0, 515.0, 522.0, 539.0, 1337.0, 1345.0, 1349.0, 1350.0, 1678.0, 4697.0, 4698.0, 4700.0, 4707.0, 4709.0, 4710.0, 4711.0, 4712.0, 4714.0, 4717.0, 4718.0, 4724.0, 4725.0, 7381.0, 7386.0, 7818.0, 9167.0, 9551.0, 9553.0, 10440.0, 10632.0, 25875.0, 26520.0, 26521.0, 27235.0, 28998.0, 29088.0, 29093.0, 51023.0, 51258.0, 51300.0, 51649.0, 51650.0, 54205.0, 55173.0, 55744.0, 55863.0, 569…
GO:0005739	CC	e	mitochondrion	100/422	1307/29107	5.16526e-44	5	100	4.52477e-41	498.0, 509.0, 515.0, 522.0, 539.0, 549.0, 1337.0, 1345.0, 1350.0, 1678.0, 1854.0, 4528.0, 4697.0, 4707.0, 4710.0, 4711.0, 4712.0, 4714.0, 4718.0, 4724.0, 4725.0, 5203.0, 5805.0, 6742.0, 7386.0, 7818.0, 8655.0, 8678.0, 9167.0, 9551.0, 9553.0, 10440.0, 10632.0, 10935.0, 11019.0, 25821.0, 25874.0, 25875.0, 25912.0, 26355.0, 26520.0, 27069.0, 27247.0, 27249.0, 28998.0, 29083.0, 29088.0, 29093.0, 5102…
GO:0005654	CC	e	nucleoplasm	130/422	3805/29107	1.53941e-21	2	130	8.99018e-19	515.0, 1163.0, 1854.0, 2958.0, 2971.0, 3094.0, 3281.0, 4085.0, 4338.0, 4528.0, 4710.0, 4711.0, 4712.0, 4869.0, 5094.0, 5423.0, 5440.0, 5557.0, 5682.0, 5684.0, 5686.0, 5713.0, 5716.0, 5984.0, 6119.0, 6399.0, 6500.0, 6613.0, 6635.0, 6636.0, 6637.0, 6638.0, 6880.0, 6882.0, 6921.0, 7295.0, 7319.0, 7322.0, 7335.0, 7341.0, 7347.0, 7818.0, 7993.0, 8089.0, 8363.0, 8487.0, 8548.0, 9338.0, 9446.0, 9521.0, …
GO:0005634	CC	e	nucleus	144/422	5386/29107	1.36733e-14	5	144	5.98889e-12	515.0, 539.0, 689.0, 1389.0, 1854.0, 2079.0, 2287.0, 2971.0, 3012.0, 3015.0, 3094.0, 3281.0, 4085.0, 4869.0, 5094.0, 5134.0, 5203.0, 5423.0, 5440.0, 5569.0, 5682.0, 5684.0, 5686.0, 5713.0, 5716.0, 5984.0, 6399.0, 6416.0, 6500.0, 6613.0, 6635.0, 6636.0, 6637.0, 6742.0, 6880.0, 7295.0, 7322.0, 7335.0, 7341.0, 7360.0, 7644.0, 7730.0, 8089.0, 8195.0, 8363.0, 8487.0, 8548.0, 8655.0, 8678.0, 8836.0, 93…
GO:0005747	CC	e	mitochondrial respiratory chain complex I	13/422	48/29107	1.26759e-13	6	13	4.44162e-11	4697.0, 4698.0, 4700.0, 4707.0, 4709.0, 4710.0, 4711.0, 4712.0, 4714.0, 4717.0, 4718.0, 4724.0, 4725.0
GO:0005753	CC	e	mitochondrial proton-transporting ATP synthase complex	9/422	17/29107	5.70434e-13	5	9	1.66567e-10	498.0, 509.0, 514.0, 515.0, 522.0, 539.0, 9551.0, 10632.0, 84833.0
GO:0005829	CC	e	cytosol	132/422	5293/29107	5.43289e-11	2	132	1.35977e-08	52.0, 689.0, 1968.0, 1974.0, 1983.0, 3094.0, 3281.0, 3476.0, 4085.0, 4338.0, 4869.0, 5094.0, 5147.0, 5203.0, 5440.0, 5682.0, 5684.0, 5686.0, 5713.0, 5716.0, 5805.0, 6009.0, 6399.0, 6416.0, 6450.0, 6500.0, 6635.0, 6636.0, 6637.0, 6728.0, 6921.0, 7172.0, 7265.0, 7295.0, 7319.0, 7322.0, 7335.0, 7341.0, 7347.0, 7360.0, 8195.0, 8487.0, 8528.0, 8655.0, 8678.0, 8836.0, 9140.0, 9446.0, 9453.0, 9456.0, 94…
GO:0005759	CC	e	mitochondrial matrix	22/422	381/29107	5.07781e-08	5	22	9.8848e-06	318.0, 498.0, 509.0, 514.0, 515.0, 549.0, 4714.0, 6742.0, 10935.0, 11019.0, 23590.0, 27292.0, 51022.0, 51805.0, 54931.0, 55006.0, 55699.0, 57001.0, 64216.0, 81689.0, 84693.0, 135154.0
GO:0005763	CC	e	mitochondrial small ribosomal subunit	7/422	28/29107	1.16637e-07	6	7	2.04349e-05	7818.0, 51023.0, 51650.0, 55173.0, 56945.0, 60488.0, 92259.0
GO:0005751	CC	e	mitochondrial respiratory chain complex IV	6/422	19/29107	2.07292e-07	5	6	3.3016e-05	1337.0, 1345.0, 1350.0, 4697.0, 7386.0, 9167.0
GO:0071013	CC	e	catalytic step 2 spliceosome	10/422	85/29107	4.38415e-07	4	10	5.90849e-05	6635.0, 6636.0, 6637.0, 6638.0, 10286.0, 27258.0, 51503.0, 51639.0, 51645.0, 55110.0
GO:0005761	CC	e	mitochondrial ribosome	6/422	24/29107	9.67067e-07	7	6	0.000121021	28998.0, 51258.0, 56945.0, 64976.0, 64983.0, 118487.0
GO:0005762	CC	e	mitochondrial large ribosomal subunit	8/422	54/29107	1.06095e-06	6	8	0.000123919	9553.0, 28998.0, 29088.0, 29093.0, 51258.0, 57129.0, 64976.0, 64983.0
GO:0005758	CC	e	mitochondrial intermembrane space	9/422	84/29107	3.66422e-06	6	9	0.00037763	1678.0, 4725.0, 26520.0, 51499.0, 54205.0, 57001.0, 79145.0, 131474.0, 388753.0
GO:0071007	CC	e	U2-type catalytic step 2 spliceosome	6/422	30/29107	3.96348e-06	5	6	0.000385778	6635.0, 6636.0, 6637.0, 10286.0, 51503.0, 51645.0
GO:0000276	CC	e	mitochondrial proton-transporting ATP synthase complex, coupling factor F(o)	4/422	10/29107	8.53684e-06	5	4	0.000787187	515.0, 522.0, 9551.0, 10632.0
GO:0034709	CC	e	methylosome	4/422	12/29107	1.96642e-05	5	4	0.00164055	2079.0, 6635.0, 6636.0, 6637.0
GO:0005687	CC	e	U4 snRNP	4/422	12/29107	1.96642e-05	5	4	0.00164055	6635.0, 6636.0, 6637.0, 6638.0
GO:0031305	CC	e	integral component of mitochondrial inner membrane	6/422	41/29107	2.62319e-05	6	6	0.00208901	10440.0, 25874.0, 27069.0, 27235.0, 55744.0, 100131801.0
GO:0005681	CC	e	spliceosomal complex	8/422	89/29107	4.63127e-05	3	8	0.00352782	6009.0, 6635.0, 6636.0, 6637.0, 6638.0, 8487.0, 10286.0, 51503.0
GO:0030532	CC	e	small nuclear ribonucleoprotein complex	4/422	15/29107	5.23852e-05	3	4	0.00382412	6635.0, 6636.0, 6637.0, 6638.0
GO:0005730	CC	e	nucleolus	35/422	1186/29107	8.75798e-05	5	35	0.00601491	4869.0, 6728.0, 6902.0, 7341.0, 7993.0, 8487.0, 9167.0, 9521.0, 10200.0, 10286.0, 10412.0, 10438.0, 10923.0, 25875.0, 27292.0, 51096.0, 51118.0, 51187.0, 51538.0, 51567.0, 54840.0, 55003.0, 55294.0, 56902.0, 56938.0, 64976.0, 79009.0, 79101.0, 79980.0, 84520.0, 285855.0, 401466.0, 677800.0, 677802.0, 767598.0
GO:0034719	CC	e	SMN-Sm protein complex	4/422	17/29107	8.92624e-05	3	4	0.00601491	6635.0, 6636.0, 6637.0, 8487.0
GO:0005683	CC	e	U7 snRNP	3/422	7/29107	0.00010142	4	3	0.00658105	6635.0, 6636.0, 6637.0
GO:0000502	CC	e	proteasome complex	6/422	53/29107	0.000115684	5	6	0.00723848	5682.0, 5684.0, 5686.0, 5713.0, 5716.0, 10213.0
GO:0071011	CC	e	precatalytic spliceosome	4/422	19/29107	0.000142069	4	4	0.00858295	6635.0, 6637.0, 27258.0, 51639.0
GO:0019773	CC	e	proteasome core complex, alpha-subunit complex	3/422	8/29107	0.000160525	2	3	0.00937468	5682.0, 5684.0, 5686.0
GO:0019005	CC	e	SCF ubiquitin ligase complex	6/422	60/29107	0.000231661	6	6	0.0130926	1163.0, 6500.0, 9978.0, 55294.0, 92703.0, 196394.0
GO:0046540	CC	e	U4/U6 x U5 tri-snRNP complex	5/422	39/29107	0.000240002	6	5	0.0131401	6635.0, 6636.0, 6637.0, 6638.0, 27258.0
GO:0005686	CC	e	U2 snRNP	4/422	23/29107	0.000310016	5	4	0.016459	6635.0, 6637.0, 6638.0, 51639.0
GO:1902636	CC	e	kinociliary basal body	2/422	3/29107	0.000623071	4	2	0.0295033	8195.0, 90410.0
GO:0000275	CC	e	mitochondrial proton-transporting ATP synthase complex, catalytic sector F(1)	2/422	3/29107	0.000623071	5	2	0.0295033	509.0, 514.0
GO:0045261	CC	e	proton-transporting ATP synthase complex, catalytic core F(1)	2/422	3/29107	0.000623071	4	2	0.0295033	498.0, 539.0
GO:0031021	CC	e	interphase microtubule organizing center	2/422	3/29107	0.000623071	3	2	0.0295033	255758.0, 440145.0
GO:0005689	CC	e	U12-type spliceosomal complex	4/422	28/29107	0.000676975	4	4	0.0312121	6635.0, 6636.0, 6637.0, 51639.0
GO:0071005	CC	e	U2-type precatalytic spliceosome	5/422	50/29107	0.000775213	5	5	0.0348249	6635.0, 6636.0, 6637.0, 27258.0, 55110.0
GO:0005746	CC	e	mitochondrial respirasome	3/422	14/29107	0.000977955	3	3	0.0428344	1349.0, 7381.0, 9167.0
GO:0000151	CC	e	ubiquitin ligase complex	7/422	109/29107	0.00107395	4	7	0.0458918	7322.0, 7335.0, 7993.0, 9604.0, 51003.0, 90025.0, 90390.0
GO:0005685	CC	e	U1 snRNP	4/422	32/29107	0.00113589	5	4	0.0470057	6635.0, 6636.0, 6637.0, 6638.0
GO:0031966	CC	e	mitochondrial membrane	7/422	111/29107	0.00119438	4	7	0.0470057	4700.0, 4712.0, 8678.0, 26355.0, 28978.0, 60492.0, 81853.0
GO:0031314	CC	e	extrinsic component of mitochondrial inner membrane	3/422	15/29107	0.00120935	4	3	0.0470057	51805.0, 79133.0, 91419.0
GO:0008180	CC	e	COP9 signalosome	3/422	15/29107	0.00120935	3	3	0.0470057	10987.0, 51138.0, 150678.0
GO:0031467	CC	e	Cul7-RING ubiquitin ligase complex	2/422	4/29107	0.00123417	6	2	0.0470057	6500.0, 9978.0
GO:0005886	CC	p	plasma membrane	24/422	4502/29107	6.36209e-10	3	24	1.3933e-07	498.0, 539.0, 1983.0, 2850.0, 3094.0, 3682.0, 4718.0, 6009.0, 7341.0, 8649.0, 8655.0, 9456.0, 9497.0, 9550.0, 11337.0, 28985.0, 51182.0, 54536.0, 54934.0, 55869.0, 66008.0, 79009.0, 91419.0, 388753.0
GO:0005887	CC	p	integral component of plasma membrane	2/422	1413/29107	2.86154e-07	4	2	4.17785e-05	9482.0, 23531.0
GO:0005615	CC	p	extracellular space	5/422	1708/29107	1.7838e-06	2	5	0.000195326	522.0, 2822.0, 8836.0, 26521.0, 51118.0
GO:0005515	MF	e	protein binding	291/422	12418/29107	5.82419e-28	2	291	2.57254e-24	52.0, 98.0, 318.0, 498.0, 509.0, 514.0, 515.0, 522.0, 539.0, 689.0, 819.0, 1163.0, 1337.0, 1345.0, 1349.0, 1350.0, 1389.0, 1427.0, 1678.0, 1854.0, 1968.0, 1974.0, 1983.0, 2079.0, 2287.0, 2958.0, 3012.0, 3015.0, 3094.0, 3281.0, 3476.0, 4085.0, 4338.0, 4697.0, 4698.0, 4711.0, 4712.0, 4724.0, 4725.0, 4869.0, 5094.0, 5134.0, 5147.0, 5203.0, 5217.0, 5423.0, 5440.0, 5557.0, 5569.0, 5682.0, 5684.0, 5686…
GO:0003723	MF	e	RNA binding	62/422	1389/29107	3.25649e-15	4	62	7.19197e-12	498.0, 509.0, 689.0, 1854.0, 1974.0, 1983.0, 2079.0, 2287.0, 4528.0, 4869.0, 5094.0, 5682.0, 6613.0, 6635.0, 6636.0, 6637.0, 6638.0, 6728.0, 6742.0, 6902.0, 7295.0, 7341.0, 7818.0, 8363.0, 10200.0, 10284.0, 10412.0, 10438.0, 10539.0, 10923.0, 11097.0, 25821.0, 27258.0, 27292.0, 28998.0, 29088.0, 29093.0, 51065.0, 51096.0, 51118.0, 51503.0, 51538.0, 51637.0, 51639.0, 51649.0, 54931.0, 55110.0, 569…
GO:0008137	MF	e	NADH dehydrogenase (ubiquinone) activity	13/422	42/29107	1.81401e-14	7	13	2.67082e-11	4697.0, 4698.0, 4700.0, 4707.0, 4709.0, 4710.0, 4711.0, 4712.0, 4714.0, 4717.0, 4718.0, 4724.0, 4725.0
GO:0046933	MF	e	proton-transporting ATP synthase activity, rotational mechanism	8/422	16/29107	2.12486e-11	8	8	2.34638e-08	498.0, 509.0, 514.0, 515.0, 522.0, 539.0, 9551.0, 10632.0
GO:0003735	MF	e	structural constituent of ribosome	18/422	164/29107	3.52645e-11	2	18	3.11526e-08	7818.0, 9553.0, 28998.0, 29088.0, 29093.0, 51023.0, 51065.0, 51187.0, 51258.0, 51649.0, 51650.0, 56945.0, 57129.0, 60488.0, 64983.0, 65008.0, 92259.0, 285855.0
GO:0003743	MF	e	translation initiation factor activity	7/422	51/29107	8.55807e-06	6	7	0.00630016	1968.0, 1974.0, 1983.0, 4528.0, 10987.0, 28985.0, 219402.0
GO:0019784	MF	e	NEDD8-specific protease activity	3/422	6/29107	5.85857e-05	6	3	0.0323466	7347.0, 10987.0, 51138.0
GO:0004659	MF	e	prenyltransferase activity	3/422	6/29107	5.85857e-05	4	3	0.0323466	9453.0, 23590.0, 27235.0
