## Supplementary material for "Transcriptional and genetic sex differences for schizophrenia across the dorsolateral prefrontal cortex, hippocampus, and caudate nucleus": Data S4: GO_analysis_module_violet.xlsx

### Sheet: Sheet1
GO	NS	enrichment	name	ratio_in_study	ratio_in_pop	p_uncorrected	depth	study_count	p_fdr_bh	study_items
GO:0006357	BP	e	regulation of transcription by RNA polymerase II	27/131	1598/29107	2.21695e-09	10	27	2.74946e-05	86.0, 988.0, 2908.0, 4286.0, 6671.0, 6938.0, 7738.0, 7745.0, 7770.0, 7771.0, 9439.0, 9440.0, 10780.0, 26974.0, 29117.0, 51274.0, 56242.0, 56987.0, 57677.0, 84622.0, 84775.0, 92285.0, 124961.0, 162963.0, 339327.0, 643836.0, 100289635.0
GO:0051301	BP	e	cell division	10/131	350/29107	4.42601e-06	2	10	0.0274457	2908.0, 8658.0, 8697.0, 9126.0, 10592.0, 10735.0, 23111.0, 55726.0, 55958.0, 79441.0
GO:0005654	CC	e	nucleoplasm	51/131	3805/29107	9.7261e-14	2	51	1.70401e-10	86.0, 988.0, 1027.0, 2072.0, 2908.0, 2969.0, 4077.0, 4286.0, 5111.0, 5511.0, 6502.0, 6671.0, 6938.0, 8315.0, 8493.0, 8658.0, 8697.0, 9126.0, 9321.0, 9439.0, 9440.0, 10592.0, 10735.0, 23112.0, 23283.0, 23379.0, 23429.0, 23528.0, 23678.0, 25879.0, 25926.0, 29117.0, 51008.0, 51111.0, 51274.0, 51340.0, 51667.0, 51704.0, 51808.0, 55031.0, 55037.0, 55167.0, 55726.0, 56254.0, 56987.0, 57599.0, 63920.0, …
GO:0005634	CC	e	nucleus	49/131	5386/29107	3.56099e-07	5	49	0.000311943	86.0, 988.0, 1027.0, 2072.0, 2908.0, 2969.0, 4286.0, 5111.0, 5511.0, 6502.0, 6938.0, 7738.0, 7745.0, 7770.0, 7771.0, 8493.0, 8658.0, 8690.0, 9440.0, 10592.0, 10735.0, 10780.0, 23429.0, 23469.0, 23528.0, 26974.0, 29117.0, 51008.0, 51111.0, 51340.0, 51808.0, 55031.0, 55726.0, 55783.0, 56242.0, 56254.0, 56987.0, 57599.0, 57677.0, 60313.0, 84078.0, 84622.0, 84775.0, 92285.0, 124961.0, 162963.0, 33932…
GO:0005515	MF	e	protein binding	92/131	12418/29107	2.12058e-10	2	92	9.36658e-07	86.0, 93.0, 760.0, 988.0, 1027.0, 1102.0, 1182.0, 1808.0, 2072.0, 2339.0, 2908.0, 2969.0, 3759.0, 3895.0, 4077.0, 4286.0, 5111.0, 5511.0, 6502.0, 6671.0, 6938.0, 7082.0, 7745.0, 7770.0, 8315.0, 8493.0, 8540.0, 8658.0, 8697.0, 8777.0, 8886.0, 9126.0, 9306.0, 9321.0, 9439.0, 9440.0, 9528.0, 9724.0, 9860.0, 10206.0, 10240.0, 10558.0, 10592.0, 10735.0, 23111.0, 23112.0, 23283.0, 23379.0, 23429.0, 235…
GO:0000978	MF	e	RNA polymerase II cis-regulatory region sequence-specific DNA binding	21/131	1178/29107	7.09484e-08	9	21	0.00015669	2908.0, 4286.0, 6671.0, 6938.0, 7738.0, 7745.0, 7770.0, 7771.0, 10780.0, 23528.0, 26974.0, 51274.0, 56242.0, 57677.0, 84622.0, 84775.0, 92285.0, 162963.0, 339327.0, 643836.0, 100289635.0
GO:0000981	MF	e	DNA-binding transcription factor activity, RNA polymerase II-specific	20/131	1242/29107	7.4832e-07	3	20	0.00110178	988.0, 2908.0, 2969.0, 4286.0, 6671.0, 6938.0, 7738.0, 7745.0, 10780.0, 23528.0, 26974.0, 51274.0, 56242.0, 56987.0, 57677.0, 84775.0, 124961.0, 162963.0, 339327.0, 100289635.0
GO:0046872	MF	e	metal ion binding	26/131	2297/29107	1.0305e-05	4	26	0.0113793	93.0, 6671.0, 7745.0, 7770.0, 7771.0, 8493.0, 10780.0, 23429.0, 23469.0, 23528.0, 26974.0, 51111.0, 51274.0, 51809.0, 55167.0, 56242.0, 56254.0, 57677.0, 84622.0, 84775.0, 92285.0, 124961.0, 162963.0, 339327.0, 643836.0, 100289635.0
GO:0001228	MF	e	DNA-binding transcription activator activity, RNA polymerase II-specific	10/131	446/29107	3.57486e-05	4	10	0.0315803	988.0, 2908.0, 2969.0, 4286.0, 6938.0, 7770.0, 7771.0, 84622.0, 92285.0, 643836.0
