## Supplementary material for "Transcriptional and genetic sex differences for schizophrenia across the dorsolateral prefrontal cortex, hippocampus, and caudate nucleus": Data S4: GO_analysis_module_white.xlsx

### Sheet: Sheet1
GO	NS	enrichment	name	ratio_in_study	ratio_in_pop	p_uncorrected	depth	study_count	p_fdr_bh	study_items
GO:0016020	CC	e	membrane	38/172	2121/29107	5.61138e-10	2	38	9.83114e-07	481.0, 667.0, 1124.0, 1718.0, 1740.0, 2180.0, 2237.0, 4763.0, 6801.0, 7436.0, 8482.0, 8560.0, 8898.0, 9108.0, 9110.0, 9375.0, 9693.0, 9844.0, 9918.0, 10396.0, 10426.0, 10857.0, 10955.0, 23122.0, 23155.0, 23195.0, 23621.0, 26052.0, 26058.0, 54842.0, 55144.0, 55770.0, 57185.0, 57498.0, 57689.0, 84162.0, 84669.0, 128869.0
GO:0005794	CC	e	Golgi apparatus	21/172	988/29107	4.30253e-07	5	21	0.000376902	288.0, 333.0, 351.0, 1183.0, 2956.0, 6272.0, 9375.0, 9832.0, 10313.0, 10396.0, 11276.0, 23122.0, 23621.0, 26035.0, 26052.0, 26058.0, 51062.0, 64793.0, 79683.0, 81551.0, 84669.0
GO:0030425	CC	e	dendrite	13/172	423/29107	1.54858e-06	5	13	0.000863306	214.0, 288.0, 2186.0, 4763.0, 6272.0, 6801.0, 8633.0, 8898.0, 11141.0, 23095.0, 23621.0, 64084.0, 80262.0
GO:0005737	CC	e	cytoplasm	53/172	4724/29107	1.97102e-06	2	53	0.000863306	351.0, 667.0, 1718.0, 2186.0, 4660.0, 4763.0, 5981.0, 6695.0, 7846.0, 8476.0, 8499.0, 8522.0, 8898.0, 9108.0, 9110.0, 9354.0, 9467.0, 9472.0, 9675.0, 9693.0, 9788.0, 9829.0, 9844.0, 9891.0, 9918.0, 10020.0, 10150.0, 10277.0, 10314.0, 10382.0, 10426.0, 11123.0, 11141.0, 11276.0, 22891.0, 23122.0, 23353.0, 23387.0, 26052.0, 26289.0, 28986.0, 29105.0, 55144.0, 55269.0, 55323.0, 55696.0, 56977.0, 575…
GO:0043197	CC	e	dendritic spine	8/172	157/29107	4.56801e-06	6	8	0.00160063	351.0, 2893.0, 6801.0, 8499.0, 8898.0, 26052.0, 56899.0, 83992.0
GO:0030424	CC	e	axon	10/172	324/29107	2.48095e-05	5	10	0.00636135	214.0, 351.0, 4763.0, 8499.0, 8898.0, 11141.0, 23095.0, 23621.0, 26052.0, 51062.0
GO:0005829	CC	e	cytosol	54/172	5293/29107	2.54163e-05	2	54	0.00636135	288.0, 351.0, 667.0, 1124.0, 1718.0, 1740.0, 2037.0, 2342.0, 2956.0, 4552.0, 4660.0, 4763.0, 5910.0, 5923.0, 6272.0, 6801.0, 7109.0, 7846.0, 8027.0, 8476.0, 8499.0, 8672.0, 8805.0, 8898.0, 9061.0, 9108.0, 9110.0, 9693.0, 9829.0, 9844.0, 9859.0, 9918.0, 10020.0, 10250.0, 10382.0, 10426.0, 10625.0, 23093.0, 23122.0, 23136.0, 23195.0, 26058.0, 26249.0, 26289.0, 27324.0, 55770.0, 56899.0, 57498.0, 64…
GO:0043025	CC	e	neuronal cell body	10/172	355/29107	5.35668e-05	3	10	0.0117311	214.0, 2893.0, 5274.0, 6272.0, 6801.0, 8633.0, 9693.0, 10382.0, 10857.0, 23621.0
GO:0031594	CC	e	neuromuscular junction	5/172	70/29107	6.03102e-05	4	5	0.0117404	288.0, 351.0, 1740.0, 6695.0, 7846.0
GO:0005789	CC	e	endoplasmic reticulum membrane	17/172	974/29107	7.01673e-05	4	17	0.0122933	667.0, 1183.0, 1718.0, 2180.0, 6272.0, 6713.0, 8560.0, 9517.0, 10313.0, 23155.0, 51062.0, 55102.0, 55144.0, 57142.0, 64084.0, 79683.0, 128869.0
GO:0008021	CC	e	synaptic vesicle	6/172	125/29107	0.000102376	9	6	0.0163056	351.0, 1183.0, 8898.0, 23095.0, 23621.0, 83992.0
GO:0014069	CC	e	postsynaptic density	8/172	248/29107	0.000120314	4	8	0.0175659	1740.0, 6695.0, 6801.0, 8898.0, 9829.0, 26052.0, 56899.0, 57142.0
GO:0098826	CC	e	endoplasmic reticulum tubular network membrane	2/172	5/29107	0.000343134	5	2	0.0462439	51062.0, 57142.0
GO:0005515	MF	e	protein binding	127/172	12418/29107	1.63066e-16	2	127	7.20263e-13	214.0, 288.0, 333.0, 351.0, 481.0, 667.0, 1124.0, 1183.0, 1718.0, 1740.0, 2037.0, 2186.0, 2237.0, 2342.0, 2956.0, 3479.0, 4552.0, 4660.0, 4763.0, 5162.0, 5910.0, 5981.0, 6272.0, 6695.0, 6713.0, 6801.0, 7091.0, 7109.0, 7436.0, 7846.0, 8027.0, 8476.0, 8482.0, 8499.0, 8522.0, 8560.0, 8633.0, 8805.0, 8898.0, 9108.0, 9110.0, 9354.0, 9467.0, 9472.0, 9675.0, 9693.0, 9767.0, 9788.0, 9832.0, 9844.0, 9859.…
