## Supplementary material for "Transcriptional and genetic sex differences for schizophrenia across the dorsolateral prefrontal cortex, hippocampus, and caudate nucleus": Data S4: GO_analysis_module_yellow.xlsx

### Sheet: Sheet1
GO	NS	enrichment	name	ratio_in_study	ratio_in_pop	p_uncorrected	depth	study_count	p_fdr_bh	study_items
GO:0006357	BP	e	regulation of transcription by RNA polymerase II	84/625	1598/29107	4.29086e-14	10	84	5.32153e-10	307.0, 466.0, 892.0, 1876.0, 2739.0, 3146.0, 4801.0, 6018.0, 6871.0, 6940.0, 7544.0, 7561.0, 7699.0, 7712.0, 7748.0, 8467.0, 8725.0, 8820.0, 9412.0, 9443.0, 9534.0, 9668.0, 10224.0, 11177.0, 22835.0, 25850.0, 26149.0, 29994.0, 50810.0, 51193.0, 54014.0, 55713.0, 55762.0, 55892.0, 59348.0, 79692.0, 79800.0, 80108.0, 80829.0, 83744.0, 84146.0, 84436.0, 84503.0, 84527.0, 84765.0, 90576.0, 90592.0, 9…
GO:0051301	BP	e	cell division	22/625	350/29107	8.35257e-06	2	22	0.0343172	983.0, 1021.0, 5500.0, 7813.0, 9735.0, 10274.0, 10388.0, 10393.0, 11064.0, 11104.0, 25936.0, 29899.0, 54801.0, 54908.0, 54962.0, 55142.0, 55320.0, 79003.0, 79023.0, 83852.0, 85444.0, 348235.0
GO:0060271	BP	e	cilium assembly	16/625	206/29107	1.08394e-05	7	16	0.0343172	585.0, 8555.0, 10464.0, 22832.0, 27031.0, 28981.0, 54806.0, 55582.0, 65250.0, 79659.0, 80173.0, 123811.0, 154865.0, 168448.0, 282809.0, 317662.0
GO:0006325	BP	e	chromatin organization	12/625	120/29107	1.10683e-05	4	12	0.0343172	3151.0, 5933.0, 9324.0, 10771.0, 11335.0, 55213.0, 79366.0, 80205.0, 80312.0, 81550.0, 84142.0, 121536.0
GO:0007186	BP	p	G protein-coupled receptor signaling pathway	3/625	880/29107	1.41207e-05	5	3	0.0350249	5140.0, 29899.0, 83941.0
GO:0005634	CC	e	nucleus	249/625	5386/29107	3.91232e-36	5	249	6.85439e-33	34.0, 307.0, 466.0, 585.0, 648.0, 892.0, 983.0, 1021.0, 1024.0, 1161.0, 1207.0, 1876.0, 1894.0, 1977.0, 2241.0, 2332.0, 2963.0, 2967.0, 3146.0, 3151.0, 4664.0, 4801.0, 5356.0, 5378.0, 5422.0, 5475.0, 5500.0, 5516.0, 5527.0, 5565.0, 5570.0, 5599.0, 5683.0, 5687.0, 5782.0, 5980.0, 6018.0, 6259.0, 6285.0, 6322.0, 6418.0, 6498.0, 6632.0, 6788.0, 6871.0, 6936.0, 6940.0, 7324.0, 7411.0, 7485.0, 7518.0,…
GO:0005654	CC	e	nucleoplasm	154/625	3805/29107	2.42643e-15	2	154	2.12555e-12	466.0, 648.0, 892.0, 983.0, 1021.0, 1024.0, 1147.0, 1161.0, 1207.0, 1787.0, 1876.0, 1894.0, 2332.0, 2739.0, 2963.0, 2967.0, 3146.0, 4664.0, 4801.0, 5356.0, 5422.0, 5500.0, 5527.0, 5558.0, 5565.0, 5599.0, 5683.0, 5687.0, 5711.0, 5782.0, 5868.0, 5933.0, 5980.0, 6285.0, 6418.0, 6498.0, 6632.0, 6744.0, 6873.0, 6936.0, 6940.0, 7324.0, 7518.0, 7544.0, 8028.0, 8467.0, 8520.0, 8550.0, 8555.0, 8725.0, 901…
GO:0005829	CC	e	cytosol	173/625	5293/29107	3.49764e-09	2	173	2.04262e-06	585.0, 648.0, 669.0, 830.0, 983.0, 1021.0, 1147.0, 1207.0, 1638.0, 1756.0, 1894.0, 1977.0, 2060.0, 2241.0, 2332.0, 2710.0, 2739.0, 3612.0, 3799.0, 5140.0, 5422.0, 5475.0, 5500.0, 5516.0, 5527.0, 5565.0, 5599.0, 5683.0, 5687.0, 5711.0, 5782.0, 5868.0, 5876.0, 5922.0, 6285.0, 6418.0, 6632.0, 6655.0, 6726.0, 6744.0, 6788.0, 6936.0, 6940.0, 7324.0, 7326.0, 7411.0, 7518.0, 7555.0, 7813.0, 8028.0, 8073…
GO:0005813	CC	e	centrosome	34/625	527/29107	1.62212e-08	3	34	7.10491e-06	585.0, 983.0, 1021.0, 8555.0, 9662.0, 10464.0, 10671.0, 11064.0, 11104.0, 22832.0, 22852.0, 23637.0, 28981.0, 29899.0, 54801.0, 54806.0, 54875.0, 54902.0, 55012.0, 55142.0, 56890.0, 57534.0, 79692.0, 79858.0, 80071.0, 80173.0, 84056.0, 84376.0, 85444.0, 90799.0, 123811.0, 137492.0, 168448.0, 282809.0
GO:0005737	CC	e	cytoplasm	153/625	4724/29107	8.74291e-08	2	153	3.06352e-05	204.0, 307.0, 983.0, 1021.0, 1147.0, 1787.0, 1894.0, 1977.0, 2060.0, 2241.0, 2332.0, 2653.0, 2660.0, 2739.0, 3151.0, 3612.0, 3652.0, 5311.0, 5500.0, 5565.0, 5570.0, 5599.0, 5636.0, 5782.0, 5868.0, 6259.0, 6285.0, 6418.0, 6788.0, 7411.0, 7555.0, 8073.0, 8287.0, 8550.0, 8555.0, 8725.0, 9086.0, 9352.0, 9474.0, 9689.0, 9735.0, 9837.0, 9994.0, 10054.0, 10157.0, 10196.0, 10207.0, 10464.0, 10588.0, 1110…
GO:0097431	CC	e	mitotic spindle pole	8/625	36/29107	7.69345e-07	3	8	0.000168486	10274.0, 11064.0, 11104.0, 29899.0, 51115.0, 79677.0, 79768.0, 151393.0
GO:0000775	CC	e	chromosome, centromeric region	9/625	58/29107	3.81964e-06	3	9	0.000669201	2332.0, 5516.0, 5527.0, 10274.0, 11335.0, 55320.0, 79677.0, 79723.0, 91687.0
GO:0005739	CC	e	mitochondrion	54/625	1307/29107	5.16902e-06	5	54	0.000823284	34.0, 204.0, 594.0, 983.0, 2653.0, 2710.0, 5599.0, 8034.0, 8520.0, 8546.0, 8725.0, 9617.0, 9650.0, 9994.0, 10157.0, 10588.0, 11238.0, 23287.0, 23456.0, 25934.0, 25994.0, 27068.0, 28957.0, 51250.0, 51263.0, 51660.0, 54902.0, 55074.0, 55149.0, 55333.0, 55825.0, 57038.0, 57110.0, 57380.0, 63899.0, 63931.0, 64318.0, 79366.0, 79675.0, 79731.0, 93587.0, 116228.0, 131076.0, 144363.0, 151393.0, 152100.0,…
GO:0000922	CC	e	spindle pole	12/625	122/29107	1.31082e-05	2	12	0.00191379	5516.0, 8555.0, 9735.0, 11104.0, 51119.0, 54908.0, 83473.0, 84056.0, 90799.0, 140609.0, 168448.0, 282809.0
GO:0016592	CC	e	mediator complex	7/625	40/29107	2.05009e-05	3	7	0.00276289	892.0, 1021.0, 1024.0, 9412.0, 9443.0, 80306.0, 256643.0
GO:0030532	CC	e	small nuclear ribonucleoprotein complex	4/625	15/29107	0.00023802	3	4	0.0278008	6632.0, 11157.0, 51574.0, 96764.0
GO:0005886	CC	p	plasma membrane	54/625	4502/29107	4.21618e-07	3	54	0.000123112	307.0, 965.0, 1207.0, 1638.0, 1756.0, 2060.0, 2739.0, 4126.0, 5311.0, 5500.0, 5868.0, 5876.0, 6259.0, 6744.0, 8073.0, 8301.0, 8674.0, 9499.0, 9557.0, 9650.0, 9735.0, 9873.0, 10207.0, 10686.0, 11235.0, 23433.0, 26060.0, 29121.0, 50856.0, 51379.0, 54843.0, 55914.0, 57534.0, 57628.0, 57826.0, 58515.0, 60682.0, 64400.0, 64844.0, 79659.0, 84216.0, 84668.0, 114625.0, 115111.0, 115548.0, 117247.0, 13341…
GO:0005615	CC	p	extracellular space	11/625	1708/29107	6.72971e-07	2	11	0.000168435	2660.0, 3146.0, 3151.0, 6285.0, 9255.0, 10464.0, 10491.0, 51575.0, 54841.0, 96764.0, 167555.0
GO:0005576	CC	p	extracellular region	14/625	1854/29107	1.8938e-06	2	14	0.00036866	830.0, 3146.0, 5683.0, 6285.0, 11174.0, 27031.0, 50810.0, 50939.0, 54558.0, 55582.0, 80167.0, 89970.0, 90693.0, 492311.0
GO:0005887	CC	p	integral component of plasma membrane	12/625	1413/29107	0.000153933	4	12	0.0192636	965.0, 5311.0, 6259.0, 29121.0, 50856.0, 55848.0, 83941.0, 115111.0, 117247.0, 133418.0, 144448.0, 145389.0
GO:0005515	MF	e	protein binding	384/625	12418/29107	1.8512e-21	2	384	8.17673e-18	204.0, 307.0, 466.0, 585.0, 594.0, 648.0, 669.0, 830.0, 892.0, 965.0, 983.0, 1021.0, 1024.0, 1147.0, 1161.0, 1207.0, 1638.0, 1756.0, 1876.0, 1894.0, 1977.0, 2060.0, 2241.0, 2332.0, 2530.0, 2653.0, 2660.0, 2710.0, 2739.0, 2963.0, 2967.0, 3146.0, 3151.0, 3612.0, 3799.0, 4801.0, 5140.0, 5281.0, 5311.0, 5356.0, 5378.0, 5422.0, 5475.0, 5500.0, 5516.0, 5527.0, 5558.0, 5565.0, 5599.0, 5636.0, 5683.0, 56…
GO:0046872	MF	e	metal ion binding	112/625	2297/29107	1.72239e-16	4	112	3.8039e-13	2967.0, 4124.0, 5140.0, 5500.0, 5516.0, 5558.0, 5922.0, 5980.0, 6018.0, 6940.0, 7544.0, 7561.0, 7699.0, 7712.0, 7752.0, 8028.0, 9014.0, 9534.0, 9668.0, 10196.0, 10224.0, 10588.0, 11107.0, 11174.0, 11177.0, 11179.0, 11201.0, 22803.0, 22835.0, 22944.0, 25850.0, 26149.0, 26515.0, 29068.0, 29994.0, 51131.0, 51185.0, 51193.0, 51444.0, 54467.0, 54556.0, 54764.0, 54901.0, 55012.0, 55120.0, 55274.0, 5571…
GO:0000978	MF	e	RNA polymerase II cis-regulatory region sequence-specific DNA binding	59/625	1178/29107	1.89792e-09	9	59	2.79437e-06	466.0, 648.0, 1876.0, 4801.0, 6498.0, 6940.0, 7699.0, 7712.0, 7748.0, 8820.0, 9534.0, 9668.0, 10732.0, 11107.0, 11179.0, 22835.0, 25850.0, 26149.0, 51193.0, 55713.0, 55762.0, 55892.0, 59348.0, 79692.0, 79800.0, 80108.0, 83744.0, 84146.0, 84436.0, 84503.0, 84765.0, 91392.0, 91664.0, 91975.0, 92283.0, 93134.0, 93474.0, 117608.0, 137209.0, 144348.0, 147949.0, 148206.0, 148213.0, 148266.0, 152687.0, …
GO:0000981	MF	e	DNA-binding transcription factor activity, RNA polymerase II-specific	60/625	1242/29107	5.35878e-09	3	60	5.91743e-06	466.0, 1876.0, 4801.0, 6018.0, 6498.0, 6940.0, 7544.0, 7561.0, 7699.0, 7712.0, 7748.0, 8820.0, 9534.0, 9668.0, 10224.0, 10732.0, 22835.0, 55713.0, 55762.0, 55892.0, 79692.0, 79800.0, 80108.0, 84146.0, 84436.0, 84503.0, 84527.0, 84765.0, 90576.0, 90592.0, 91392.0, 91975.0, 92283.0, 93134.0, 93474.0, 117608.0, 126068.0, 126070.0, 127396.0, 144348.0, 146198.0, 147949.0, 148206.0, 148213.0, 148254.0,…
GO:0008270	MF	e	zinc ion binding	38/625	810/29107	1.02957e-05	6	38	0.0082769	648.0, 1756.0, 2739.0, 5422.0, 5876.0, 6285.0, 7555.0, 7748.0, 10771.0, 11238.0, 23287.0, 25898.0, 26009.0, 26994.0, 28970.0, 29063.0, 51074.0, 51110.0, 54469.0, 55345.0, 57534.0, 64844.0, 79723.0, 80312.0, 83594.0, 83852.0, 84240.0, 85437.0, 91612.0, 93550.0, 112479.0, 114799.0, 120526.0, 152098.0, 152518.0, 171392.0, 201973.0, 340351.0
GO:0003677	MF	e	DNA binding	41/625	921/29107	1.31999e-05	4	41	0.00832914	2963.0, 4801.0, 5378.0, 5422.0, 5558.0, 5980.0, 6018.0, 6418.0, 6655.0, 6871.0, 6936.0, 8028.0, 8467.0, 8820.0, 10388.0, 10732.0, 11144.0, 22944.0, 25788.0, 26009.0, 26994.0, 29068.0, 29994.0, 51379.0, 54469.0, 54962.0, 55320.0, 59348.0, 79800.0, 80205.0, 80312.0, 83852.0, 94239.0, 113510.0, 121536.0, 152815.0, 168850.0, 171392.0, 256643.0, 257218.0, 286826.0
GO:0016428	MF	e	tRNA (cytosine-5-)-methyltransferase activity	3/625	4/29107	3.87835e-05	8	3	0.0187644	1787.0, 63899.0, 221078.0
GO:0008017	MF	e	microtubule binding	17/625	255/29107	4.1838e-05	5	17	0.0187644	2332.0, 3799.0, 11104.0, 50810.0, 51115.0, 51119.0, 54801.0, 55582.0, 55614.0, 56890.0, 79768.0, 83473.0, 84056.0, 84142.0, 84376.0, 151393.0, 348235.0
GO:0003682	MF	e	chromatin binding	23/625	418/29107	4.33468e-05	2	23	0.0187644	2332.0, 3151.0, 5422.0, 6322.0, 6418.0, 6498.0, 6871.0, 6873.0, 8028.0, 8725.0, 8820.0, 9324.0, 10274.0, 10622.0, 11335.0, 27030.0, 64318.0, 79366.0, 80173.0, 81550.0, 117608.0, 201973.0, 254394.0
GO:0000166	MF	e	nucleotide binding	8/625	61/29107	4.67306e-05	4	8	0.0187644	5422.0, 5980.0, 9465.0, 9557.0, 29899.0, 51251.0, 56952.0, 135114.0
GO:0004930	MF	p	G protein-coupled receptor activity	1/625	684/29107	1.12432e-05	4	1	0.0082769	83941.0
