## Supplementary material for "Transcriptional and genetic sex differences for schizophrenia across the dorsolateral prefrontal cortex, hippocampus, and caudate nucleus": Data S4: wgcna_module_enrichment.csv

Module_ID	N_Genes	DEG_OR	DEG_P	DEG_FDR	DEG_noMHC_OR	DEG_noMHC_P	DEG_noMHC_FDR
grey	9682	1.4344711335861777	0.0005151390003572607	0.0033999174023579205	1.4585195622421203	0.00033064974322899503	0.002182288305311367
darkred	220	0.27576776183419477	0.2742307494519508	0.4113461241779262	0.27778991311101403	0.2733753235747105	0.41006298536206576
turquoise	1247	1.2612664530554851	0.24916623177343475	0.3915469356439689	1.2692730511257688	0.24671849065137896	0.3877004853093098
greenyellow	503	2.4602000869943454	0.0008539384658618375	0.0046966615622401064	2.340697233365134	0.0016581242135346686	0.009119683174440677
red	682	0.5323545233047495	0.1621741410921971	0.3365515850656821	0.5454346646363688	0.15997523564037391	0.33435470514132
blue	1196	0.09710811553357616	8.19536503144304e-07	2.7044704603762032e-05	0.09823732884077711	1.232225129498382e-06	4.06634292734466e-05
purple	532	0.0	0.0003293661179991832	0.0027172704734932615	0.0	0.0003251670037512528	0.002182288305311367
lightyellow	283	0.42981415579280347	0.33746713994287947	0.4841919833963053	0.43568116329217793	0.33615903916723666	0.4823151431529917
grey60	344	0.17511942583290382	0.04878892080787822	0.16100343866599812	0.1771630874572051	0.048355750853585955	0.15957397781683363
green	686	2.6055573944555017	3.4056531969119173e-05	0.0005619327774904663	2.6253767669068737	3.244817302710434e-05	0.0005353948549472217
pink	662	0.45562658548959917	0.08352249969272588	0.22968687415499617	0.4686027013273044	0.10989822991820905	0.3022201322750749
darkgrey	183	0.33236684160167007	0.3775564925084248	0.4983745701111208	0.3332606546892261	0.37746041053369017	0.498247741904471
darkorange	179	4.070525229061815	0.0001690063516529752	0.0018590698681827274	4.234047906602254	0.0001223167059466625	0.0013454837654132876
skyblue	169	0.3602839552707627	0.5316534688662006	0.6497986841698007	0.3656371517817301	0.52995281333116	0.6477201051825288
brown	823	1.2147010362623745	0.40011797029006957	0.5078420392143191	1.2339385643822738	0.3939502451549523	0.5000137726966702
tan	481	0.5047281323877069	0.20128264236161342	0.3394725760661195	0.5060964360587002	0.20124257718353447	0.3383778434684992
lightcyan	396	0.1517183794796433	0.024239528065000446	0.0888782695716683	0.1573935566082163	0.02362544820401389	0.0866266434147176
black	680	1.992674813277482	0.004811116032915673	0.02268097558374531	1.9983299565110502	0.0047238922948333335	0.022269777961357144
midnightblue	412	0.2929152148664344	0.07284583084213155	0.21853749252639465	0.29370511742252703	0.07271046905689238	0.21813140717067714
white	171	1.842730923694779	0.20574095519158758	0.3394725760661195	1.8477385477739836	0.20507748088999952	0.3383778434684992
steelblue	160	0.0	0.1915523127035502	0.3394725760661195	0.0	0.1863312068550646	0.3383778434684992
salmon	454	0.3997659195304275	0.12915130648523007	0.30442807957232804	0.4035844889817629	0.12849154913094332	0.3028729372372235
darkturquoise	207	0.591121435023874	0.7777536674544157	0.8850300353791627	0.5927152746328525	0.7775444664680807	0.8847919790843677
magenta	591	0.9389223886403424	1.0	1.0	0.9448322460391426	1.0	1.0
saddlebrown	162	0.7588624338624339	1.0	1.0	0.7755495108888476	1.0	1.0
paleturquoise	144	0.4237319408823367	0.73346994885726	0.8644467254389135	0.4248714248714249	0.733233513986723	0.8641680700557807
orange	183	0.0	0.12754343647173141	0.30442807957232804	0.0	0.12718780735278923	0.3028729372372235
cyan	435	0.4176982021809608	0.17373527384604742	0.3372508257011509	0.4188275709219858	0.1733483849837405	0.33649980614490804
royalblue	282	0.0	0.016288162570954282	0.0671886706051864	0.0	0.016286535730868454	0.06718195988983237
yellow	717	0.6794060997618939	0.36492735518448405	0.4983745701111208	0.68126779679059	0.3646320495069893	0.498247741904471
violet	131	1.9250293181437426	0.16317652609245195	0.3365515850656821	1.930246719160105	0.1621113721897309	0.33435470514132
lightgreen	284	1.0909916367980883	0.8102142189580018	0.891235640853802	1.0939566442412743	0.8099087246878522	0.8908995971566375
darkgreen	207	0.8934311124980496	1.0	1.0	0.8958463704630788	1.0	1.0
