## Supplementary material for "Transcriptional and genetic sex differences for schizophrenia across the dorsolateral prefrontal cortex, hippocampus, and caudate nucleus": Data S4: GO_analysis_module_black.xlsx

### Sheet: Sheet1
GO	NS	enrichment	name	ratio_in_study	ratio_in_pop	p_uncorrected	depth	study_count	p_fdr_bh	study_items
GO:0000398	BP	e	mRNA splicing, via spliceosome	35/740	180/29107	5.20524e-21	11	35	6.45554e-17	1655.0, 3181.0, 3192.0, 4670.0, 5356.0, 6426.0, 6428.0, 6430.0, 6434.0, 6637.0, 6936.0, 8899.0, 9879.0, 9939.0, 10236.0, 10283.0, 10492.0, 10772.0, 22938.0, 23398.0, 23451.0, 25949.0, 51163.0, 51340.0, 51639.0, 51691.0, 55110.0, 55234.0, 55285.0, 55660.0, 57721.0, 84991.0, 85437.0, 91746.0, 143884.0
GO:0008380	BP	e	RNA splicing	30/740	168/29107	4.0714e-17	8	30	2.52467e-13	1665.0, 5511.0, 6421.0, 6637.0, 8899.0, 9295.0, 9541.0, 9584.0, 9589.0, 9939.0, 9984.0, 10150.0, 10199.0, 10284.0, 10492.0, 23451.0, 25962.0, 27332.0, 51574.0, 51747.0, 55110.0, 55234.0, 57187.0, 58155.0, 64121.0, 85437.0, 140890.0, 151987.0, 284695.0, 285672.0
GO:0006397	BP	e	mRNA processing	27/740	172/29107	4.14966e-14	8	27	1.71547e-10	1665.0, 3181.0, 5511.0, 6421.0, 6426.0, 6430.0, 9295.0, 9541.0, 9584.0, 9589.0, 9984.0, 10150.0, 10236.0, 10284.0, 10285.0, 10657.0, 22803.0, 22944.0, 25962.0, 51574.0, 57187.0, 58155.0, 116461.0, 140890.0, 151987.0, 284695.0, 285672.0
GO:0006357	BP	e	regulation of transcription by RNA polymerase II	85/740	1598/29107	1.33939e-10	10	85	4.15277e-07	196.0, 571.0, 902.0, 1385.0, 1398.0, 1655.0, 1876.0, 3146.0, 4087.0, 4848.0, 5885.0, 5994.0, 6605.0, 6670.0, 6671.0, 7073.0, 7181.0, 7541.0, 7569.0, 7581.0, 7584.0, 7594.0, 7597.0, 7675.0, 7699.0, 7743.0, 7748.0, 7767.0, 7768.0, 7770.0, 7913.0, 8467.0, 8725.0, 8804.0, 9440.0, 9534.0, 9668.0, 9988.0, 10168.0, 10284.0, 10600.0, 10773.0, 10795.0, 22926.0, 22938.0, 23036.0, 51742.0, 54811.0, 54816.0,…
GO:0051301	BP	e	cell division	30/740	350/29107	8.36439e-09	2	30	2.0747e-05	1062.0, 1452.0, 2770.0, 3192.0, 3796.0, 4750.0, 5885.0, 5898.0, 7013.0, 7175.0, 7756.0, 7813.0, 8697.0, 8881.0, 9126.0, 9183.0, 9184.0, 9585.0, 10274.0, 10600.0, 23063.0, 25936.0, 54801.0, 54892.0, 55142.0, 55660.0, 79441.0, 151246.0, 286053.0, 348235.0
GO:0048024	BP	e	regulation of mRNA splicing, via spliceosome	7/740	19/29107	2.57623e-07	9	7	0.000532507	6428.0, 7072.0, 9584.0, 10657.0, 10772.0, 51574.0, 91746.0
GO:0006376	BP	e	mRNA splice site selection	7/740	20/29107	3.87643e-07	8	7	0.000686793	6426.0, 6430.0, 10772.0, 23064.0, 51631.0, 51747.0, 91746.0
GO:0016567	BP	e	protein ubiquitination	31/740	479/29107	2.41429e-06	9	31	0.00348799	6400.0, 6477.0, 7324.0, 7844.0, 8451.0, 8697.0, 8881.0, 9306.0, 10206.0, 10513.0, 11236.0, 23304.0, 25879.0, 26224.0, 26234.0, 26272.0, 27252.0, 51130.0, 51444.0, 51667.0, 55167.0, 55236.0, 64422.0, 80067.0, 81790.0, 83737.0, 89970.0, 115426.0, 122773.0, 284996.0, 339745.0
GO:0000381	BP	e	regulation of alternative mRNA splicing, via spliceosome	10/740	60/29107	2.54092e-06	10	10	0.00348799	1655.0, 3192.0, 6434.0, 9589.0, 9939.0, 10150.0, 10284.0, 10657.0, 55234.0, 91746.0
GO:0006281	BP	e	DNA repair	20/740	235/29107	2.81244e-06	7	20	0.00348799	571.0, 2967.0, 4361.0, 5965.0, 7319.0, 7398.0, 7507.0, 8451.0, 8930.0, 9126.0, 10269.0, 11201.0, 22944.0, 51111.0, 54465.0, 54537.0, 55183.0, 57551.0, 58493.0, 84268.0
GO:0006888	BP	e	endoplasmic reticulum to Golgi vesicle-mediated transport	13/740	112/29107	5.62456e-06	6	13	0.00581298	1315.0, 6683.0, 9117.0, 9183.0, 9321.0, 10282.0, 10342.0, 11196.0, 51128.0, 51290.0, 55014.0, 83548.0, 84272.0
GO:0007049	BP	e	cell cycle	22/740	296/29107	8.2672e-06	2	22	0.00788691	196.0, 902.0, 1452.0, 2770.0, 3192.0, 4750.0, 5898.0, 6477.0, 7813.0, 9585.0, 9589.0, 9988.0, 9994.0, 10771.0, 11011.0, 55183.0, 55660.0, 55787.0, 115426.0, 132660.0, 168451.0, 286053.0
GO:0006406	BP	e	mRNA export from nucleus	8/740	45/29107	1.57669e-05	9	8	0.0139672	3181.0, 6428.0, 7175.0, 9984.0, 55746.0, 57122.0, 57187.0, 91746.0
GO:0060271	BP	e	cilium assembly	17/740	206/29107	2.29661e-05	7	17	0.0189884	989.0, 4750.0, 5108.0, 9786.0, 10464.0, 51057.0, 51098.0, 55582.0, 57539.0, 57560.0, 79582.0, 80173.0, 80184.0, 80321.0, 117177.0, 132320.0, 285331.0
GO:0000375	BP	e	RNA splicing, via transesterification reactions	6/740	25/29107	3.10025e-05	9	6	0.0240308	6434.0, 10199.0, 10285.0, 10772.0, 23451.0, 51163.0
GO:0001732	BP	e	formation of cytoplasmic translation initiation complex	5/740	16/29107	3.62584e-05	8	5	0.0264516	3646.0, 8661.0, 8665.0, 8669.0, 8894.0
GO:2000001	BP	e	regulation of DNA damage checkpoint	4/740	9/29107	4.71588e-05	8	4	0.0300257	8451.0, 26272.0, 54465.0, 79621.0
GO:1990314	BP	e	cellular response to insulin-like growth factor stimulus	4/740	9/29107	4.71588e-05	8	4	0.0300257	1385.0, 1398.0, 5781.0, 94056.0
GO:0032508	BP	e	DNA duplex unwinding	9/740	67/29107	4.84207e-05	8	9	0.0300257	1654.0, 2963.0, 4361.0, 5965.0, 10973.0, 23064.0, 25913.0, 56916.0, 80205.0
GO:1901673	BP	e	regulation of mitotic spindle assembly	5/740	18/29107	6.81802e-05	10	5	0.0387274	3192.0, 7175.0, 9525.0, 25978.0, 79598.0
GO:0007098	BP	e	centrosome cycle	7/740	41/29107	7.06678e-05	5	7	0.0387274	5108.0, 51175.0, 54801.0, 55142.0, 79441.0, 80817.0, 153241.0
GO:0006366	BP	e	transcription by RNA polymerase II	13/740	145/29107	8.90741e-05	10	13	0.0447582	689.0, 902.0, 1385.0, 2958.0, 2963.0, 2967.0, 6882.0, 7913.0, 9015.0, 9188.0, 9321.0, 51616.0, 54892.0
GO:0045892	BP	e	negative regulation of transcription, DNA-templated	30/740	548/29107	9.23638e-05	10	30	0.0447582	196.0, 4087.0, 4664.0, 4863.0, 6418.0, 6421.0, 6605.0, 6670.0, 6936.0, 7541.0, 7767.0, 8804.0, 9039.0, 9044.0, 9541.0, 9994.0, 10284.0, 10657.0, 10771.0, 10971.0, 22938.0, 27250.0, 55031.0, 55758.0, 57786.0, 58487.0, 64412.0, 79576.0, 148418.0, 376940.0
GO:0043161	BP	e	proteasome-mediated ubiquitin-dependent protein catabolic process	14/740	166/29107	9.38328e-05	9	14	0.0447582	329.0, 5516.0, 5683.0, 6477.0, 7319.0, 7326.0, 8451.0, 10206.0, 10210.0, 10513.0, 27252.0, 83737.0, 339745.0, 387921.0
GO:0007186	BP	p	G protein-coupled receptor signaling pathway	4/740	880/29107	3.26473e-06	5	4	0.00368083	2770.0, 59345.0, 83941.0, 202018.0
GO:0050911	BP	p	detection of chemical stimulus involved in sensory perception of smell	0/740	401/29107	7.18215e-05	5	0	0.0387274
GO:0005654	CC	e	nucleoplasm	264/740	3805/29107	7.29768e-57	2	264	1.27855e-53	196.0, 571.0, 648.0, 836.0, 902.0, 1062.0, 1147.0, 1207.0, 1355.0, 1385.0, 1525.0, 1654.0, 1655.0, 1665.0, 1876.0, 2803.0, 2958.0, 2963.0, 2967.0, 3146.0, 3176.0, 3181.0, 3192.0, 3646.0, 3796.0, 4087.0, 4361.0, 4664.0, 4670.0, 4691.0, 4750.0, 4848.0, 4863.0, 4999.0, 5111.0, 5324.0, 5356.0, 5511.0, 5520.0, 5557.0, 5562.0, 5565.0, 5683.0, 5781.0, 5885.0, 5965.0, 5980.0, 6154.0, 6206.0, 6218.0, 6229…
GO:0005634	CC	e	nucleus	301/740	5386/29107	7.57164e-46	5	301	6.63275e-43	102.0, 178.0, 196.0, 329.0, 427.0, 571.0, 648.0, 689.0, 836.0, 902.0, 989.0, 1062.0, 1207.0, 1385.0, 1398.0, 1452.0, 1654.0, 1655.0, 1665.0, 1827.0, 1876.0, 2218.0, 2241.0, 2770.0, 2923.0, 2963.0, 2967.0, 3146.0, 3181.0, 3192.0, 3416.0, 3646.0, 3842.0, 3858.0, 4087.0, 4361.0, 4664.0, 4670.0, 4691.0, 4750.0, 4848.0, 4863.0, 4999.0, 5111.0, 5128.0, 5356.0, 5495.0, 5511.0, 5516.0, 5562.0, 5565.0, 56…
GO:0005829	CC	e	cytosol	266/740	5293/29107	3.61003e-31	2	266	2.10826e-28	178.0, 196.0, 262.0, 317.0, 329.0, 571.0, 648.0, 689.0, 829.0, 836.0, 987.0, 989.0, 1062.0, 1147.0, 1207.0, 1315.0, 1398.0, 1452.0, 1615.0, 1654.0, 1655.0, 2241.0, 2585.0, 2632.0, 2803.0, 2935.0, 3176.0, 3416.0, 3646.0, 3796.0, 3842.0, 3858.0, 4087.0, 4361.0, 4750.0, 4848.0, 4893.0, 5082.0, 5095.0, 5108.0, 5150.0, 5189.0, 5324.0, 5358.0, 5495.0, 5516.0, 5520.0, 5562.0, 5565.0, 5576.0, 5683.0, 578…
GO:0016607	CC	e	nuclear speck	53/740	411/29107	2.41316e-22	3	53	1.05697e-19	1452.0, 1665.0, 3192.0, 5324.0, 5356.0, 5511.0, 5562.0, 5994.0, 6421.0, 6426.0, 6428.0, 6430.0, 6729.0, 8899.0, 8930.0, 9295.0, 9321.0, 9541.0, 9584.0, 9589.0, 9879.0, 9939.0, 9984.0, 10210.0, 10284.0, 10285.0, 10772.0, 10973.0, 11201.0, 22938.0, 23451.0, 25936.0, 25949.0, 25962.0, 26235.0, 27332.0, 49855.0, 51340.0, 51631.0, 51747.0, 54801.0, 54892.0, 55086.0, 55234.0, 55660.0, 55671.0, 57187.0,…
GO:0005737	CC	e	cytoplasm	213/740	4724/29107	4.96968e-18	2	213	1.74138e-15	102.0, 178.0, 196.0, 329.0, 571.0, 836.0, 889.0, 1147.0, 1398.0, 1452.0, 1525.0, 1615.0, 1654.0, 1827.0, 2241.0, 2632.0, 2770.0, 2803.0, 3176.0, 3181.0, 3416.0, 3646.0, 3652.0, 3796.0, 3842.0, 3858.0, 4087.0, 4361.0, 4670.0, 4750.0, 4848.0, 4863.0, 5082.0, 5108.0, 5128.0, 5189.0, 5358.0, 5511.0, 5562.0, 5565.0, 5576.0, 5636.0, 5781.0, 5965.0, 6154.0, 6259.0, 6418.0, 6426.0, 6428.0, 6477.0, 6683.0…
GO:0005813	CC	e	centrosome	52/740	527/29107	8.2283e-17	3	52	2.40266e-14	1452.0, 1654.0, 2770.0, 3176.0, 3192.0, 3796.0, 4750.0, 4999.0, 5108.0, 5111.0, 5324.0, 5576.0, 6683.0, 8881.0, 9525.0, 9541.0, 9585.0, 9662.0, 9786.0, 9859.0, 10142.0, 10464.0, 23063.0, 25879.0, 50618.0, 51098.0, 51164.0, 51668.0, 51735.0, 54801.0, 55012.0, 55142.0, 56890.0, 57223.0, 57539.0, 57560.0, 79441.0, 79598.0, 79692.0, 79848.0, 80173.0, 80184.0, 80321.0, 80817.0, 84131.0, 84333.0, 84376…
GO:0071013	CC	e	catalytic step 2 spliceosome	19/740	85/29107	3.52612e-13	4	19	8.82539e-11	1655.0, 3181.0, 3192.0, 4670.0, 5356.0, 6426.0, 6637.0, 8899.0, 9939.0, 10236.0, 10283.0, 10492.0, 22938.0, 23398.0, 23451.0, 25949.0, 51340.0, 51639.0, 55110.0
GO:0016020	CC	e	membrane	104/740	2121/29107	9.80493e-11	2	104	2.14728e-08	102.0, 813.0, 821.0, 987.0, 1062.0, 1315.0, 1362.0, 1398.0, 1452.0, 1615.0, 1655.0, 3181.0, 3192.0, 3336.0, 3646.0, 3796.0, 3858.0, 4670.0, 4691.0, 4848.0, 4893.0, 4999.0, 5108.0, 5495.0, 5557.0, 5576.0, 5885.0, 5965.0, 6144.0, 6154.0, 6206.0, 6218.0, 6229.0, 6259.0, 6307.0, 6342.0, 7095.0, 8411.0, 8443.0, 8540.0, 8560.0, 8661.0, 8665.0, 8886.0, 8898.0, 9183.0, 9188.0, 9197.0, 9255.0, 9440.0, 944…
GO:0005681	CC	e	spliceosomal complex	15/740	89/29107	6.94769e-09	3	15	1.35248e-06	1207.0, 1665.0, 3181.0, 4670.0, 4691.0, 5511.0, 6434.0, 6637.0, 10236.0, 10285.0, 22938.0, 23451.0, 51340.0, 84991.0, 140890.0
GO:0000776	CC	e	kinetochore	16/740	122/29107	8.74018e-08	5	16	1.53128e-05	989.0, 1062.0, 1452.0, 3192.0, 7175.0, 7756.0, 9183.0, 9184.0, 10910.0, 25936.0, 51164.0, 55746.0, 57122.0, 84295.0, 134492.0, 151246.0
GO:0005789	CC	e	endoplasmic reticulum membrane	54/740	974/29107	1.14997e-07	4	54	1.83159e-05	757.0, 813.0, 821.0, 1315.0, 4893.0, 5279.0, 6307.0, 6400.0, 6683.0, 6745.0, 6747.0, 7844.0, 8560.0, 9117.0, 9183.0, 9197.0, 9451.0, 9694.0, 9789.0, 9926.0, 10206.0, 10282.0, 10558.0, 10890.0, 11236.0, 22926.0, 23190.0, 23556.0, 29880.0, 29929.0, 51109.0, 51128.0, 51290.0, 51465.0, 55014.0, 55016.0, 55326.0, 55788.0, 58515.0, 79139.0, 79868.0, 81537.0, 81790.0, 84230.0, 84920.0, 90701.0, 92140.0,…
GO:0005783	CC	e	endoplasmic reticulum	56/740	1036/29107	1.61828e-07	5	56	2.3627e-05	757.0, 813.0, 821.0, 987.0, 2218.0, 2923.0, 6144.0, 6229.0, 6307.0, 6342.0, 6400.0, 6418.0, 6683.0, 6729.0, 6745.0, 6747.0, 7095.0, 7110.0, 7844.0, 7993.0, 8125.0, 8560.0, 9117.0, 9183.0, 9255.0, 9451.0, 9694.0, 9926.0, 10236.0, 10330.0, 10396.0, 10492.0, 10549.0, 10558.0, 11196.0, 11236.0, 22926.0, 23190.0, 23200.0, 23585.0, 25800.0, 29058.0, 49855.0, 51170.0, 51290.0, 51569.0, 54463.0, 55325.0,…
GO:0016604	CC	e	nuclear body	25/740	321/29107	8.74993e-07	2	25	0.000105278	648.0, 3796.0, 5111.0, 7013.0, 7174.0, 10114.0, 10274.0, 10284.0, 10622.0, 22938.0, 23064.0, 23398.0, 23512.0, 25962.0, 26043.0, 26224.0, 51762.0, 54463.0, 55183.0, 79811.0, 80010.0, 80155.0, 92140.0, 151246.0, 286053.0
GO:0016363	CC	e	nuclear matrix	14/740	111/29107	9.01354e-07	2	14	0.000105278	3181.0, 3192.0, 4670.0, 5885.0, 6421.0, 9126.0, 9984.0, 10274.0, 11260.0, 22938.0, 22944.0, 23515.0, 55660.0, 284695.0
GO:0005730	CC	e	nucleolus	59/740	1186/29107	1.07972e-06	5	59	0.000118229	1655.0, 1665.0, 3796.0, 4670.0, 4691.0, 5495.0, 5980.0, 6154.0, 6230.0, 6430.0, 6936.0, 7013.0, 7541.0, 7756.0, 7993.0, 8540.0, 8661.0, 8886.0, 9188.0, 9330.0, 9585.0, 9724.0, 10199.0, 10240.0, 22803.0, 23064.0, 23160.0, 23287.0, 23512.0, 25879.0, 25917.0, 25926.0, 25983.0, 26009.0, 27292.0, 51068.0, 51076.0, 51119.0, 51290.0, 51406.0, 51562.0, 51575.0, 51667.0, 54463.0, 55127.0, 56254.0, 64318.0…
GO:0071004	CC	e	U2-type prespliceosome	6/740	16/29107	1.70449e-06	5	6	0.000165904	6637.0, 23451.0, 51631.0, 51747.0, 55015.0, 55660.0
GO:0016605	CC	e	PML body	13/740	102/29107	1.95335e-06	3	13	0.000180119	3646.0, 4361.0, 6670.0, 7181.0, 9994.0, 10114.0, 10210.0, 23515.0, 26036.0, 27252.0, 79677.0, 84268.0, 286053.0
GO:0035861	CC	e	site of double-strand break	11/740	73/29107	2.26142e-06	3	11	0.0001981	4361.0, 7518.0, 10092.0, 23347.0, 51444.0, 54537.0, 55100.0, 55183.0, 56916.0, 58493.0, 79677.0
GO:0000775	CC	e	chromosome, centromeric region	9/740	58/29107	1.47783e-05	3	9	0.00122983	1062.0, 5516.0, 5885.0, 9126.0, 10274.0, 23063.0, 25983.0, 79677.0, 151246.0
GO:0000781	CC	e	chromosome, telomeric region	15/740	160/29107	1.5443e-05	3	15	0.00122983	3181.0, 4361.0, 4999.0, 5111.0, 7013.0, 9984.0, 10728.0, 23064.0, 23347.0, 25913.0, 55183.0, 57187.0, 79677.0, 80351.0, 286053.0
GO:0005814	CC	e	centriole	14/740	144/29107	1.95559e-05	5	14	0.00148965	3796.0, 5108.0, 9662.0, 9786.0, 9859.0, 10210.0, 51098.0, 56890.0, 80184.0, 80817.0, 84131.0, 132320.0, 153241.0, 645455.0
GO:0000151	CC	e	ubiquitin ligase complex	12/740	109/29107	2.2e-05	4	12	0.001606	648.0, 7324.0, 7993.0, 10210.0, 10910.0, 23304.0, 26224.0, 26234.0, 26235.0, 26272.0, 54165.0, 56254.0
GO:0016282	CC	e	eukaryotic 43S preinitiation complex	5/740	17/29107	5.02921e-05	4	5	0.0033132	3646.0, 8661.0, 8665.0, 8669.0, 54505.0
GO:0005694	CC	e	chromosome	16/740	198/29107	5.10596e-05	5	16	0.0033132	1062.0, 4691.0, 5885.0, 5965.0, 8886.0, 8899.0, 9126.0, 9188.0, 10199.0, 10274.0, 10771.0, 23063.0, 51406.0, 54537.0, 84365.0, 114799.0
GO:0005689	CC	e	U12-type spliceosomal complex	6/740	28/29107	6.1802e-05	4	6	0.00376475	1665.0, 6637.0, 23451.0, 51639.0, 55285.0, 85437.0
GO:0030176	CC	e	integral component of endoplasmic reticulum membrane	12/740	121/29107	6.23161e-05	5	12	0.00376475	7095.0, 7993.0, 9451.0, 10269.0, 22926.0, 54463.0, 56851.0, 79139.0, 133022.0, 142891.0, 201562.0, 202018.0
GO:0032991	CC	e	protein-containing complex	34/740	643/29107	6.50223e-05	1	34	0.0037973	196.0, 317.0, 821.0, 1398.0, 1525.0, 3192.0, 4087.0, 5108.0, 5576.0, 5781.0, 6342.0, 6418.0, 6434.0, 6605.0, 6767.0, 9039.0, 9465.0, 9541.0, 9584.0, 10269.0, 10657.0, 10728.0, 10910.0, 10971.0, 22944.0, 51184.0, 57708.0, 57763.0, 79598.0, 79691.0, 80184.0, 83737.0, 92342.0, 166968.0
GO:0000922	CC	e	spindle pole	12/740	122/29107	6.75415e-05	2	12	0.00381719	3192.0, 3796.0, 5516.0, 5885.0, 9183.0, 9525.0, 10210.0, 51119.0, 51164.0, 79848.0, 80817.0, 134492.0
GO:0071014	CC	e	post-mRNA release spliceosomal complex	4/740	10/29107	7.70145e-05	4	4	0.00421654	4670.0, 25949.0, 51340.0, 143884.0
GO:1990904	CC	e	ribonucleoprotein complex	13/740	153/29107	0.000153339	2	13	0.00814093	1655.0, 3181.0, 3192.0, 4670.0, 4691.0, 6154.0, 6637.0, 7072.0, 7073.0, 10236.0, 10492.0, 51574.0, 79631.0
GO:0030173	CC	e	integral component of Golgi membrane	8/740	62/29107	0.000169208	5	8	0.00848271	2218.0, 10282.0, 23443.0, 25972.0, 51030.0, 55032.0, 55454.0, 142891.0
GO:0043596	CC	e	nuclear replication fork	4/740	12/29107	0.000174302	3	4	0.00848271	5111.0, 8467.0, 54465.0, 56916.0
GO:0000242	CC	e	pericentriolar material	5/740	22/29107	0.000192606	2	5	0.00912017	4750.0, 5108.0, 51175.0, 80351.0, 84376.0
GO:1990498	CC	e	mitotic spindle microtubule	4/740	13/29107	0.000246711	8	4	0.0113747	3192.0, 54801.0, 55142.0, 79441.0
GO:0031965	CC	e	nuclear membrane	16/740	233/29107	0.000335739	4	16	0.0150824	5108.0, 5356.0, 6683.0, 7175.0, 7767.0, 9330.0, 9589.0, 53371.0, 55183.0, 55746.0, 55787.0, 57122.0, 57508.0, 79647.0, 92140.0, 163087.0
GO:0044322	CC	e	endoplasmic reticulum quality control compartment	5/740	25/29107	0.000364827	2	5	0.0159794	821.0, 7844.0, 10206.0, 11236.0, 79139.0
GO:0034451	CC	e	centriolar satellite	10/740	107/29107	0.000406539	2	10	0.0173721	4750.0, 5108.0, 9584.0, 10464.0, 54801.0, 65109.0, 79598.0, 80184.0, 84376.0, 285331.0
GO:0033290	CC	e	eukaryotic 48S preinitiation complex	4/740	15/29107	0.000452279	4	4	0.0184277	3646.0, 8661.0, 8665.0, 8669.0
GO:0005852	CC	e	eukaryotic translation initiation factor 3 complex	4/740	15/29107	0.000452279	2	4	0.0184277	3646.0, 8661.0, 8665.0, 8669.0
GO:0022627	CC	e	cytosolic small ribosomal subunit	6/740	41/29107	0.000557221	5	6	0.0221875	6206.0, 6218.0, 6229.0, 6230.0, 6235.0, 54505.0
GO:0005794	CC	e	Golgi apparatus	43/740	988/29107	0.000636019	5	43	0.0245851	102.0, 813.0, 987.0, 1315.0, 2218.0, 2803.0, 4893.0, 6206.0, 6882.0, 7110.0, 9255.0, 9321.0, 9445.0, 9950.0, 10142.0, 10329.0, 10396.0, 10890.0, 11196.0, 22862.0, 22926.0, 23063.0, 23443.0, 26286.0, 27252.0, 51290.0, 51542.0, 51809.0, 54521.0, 55012.0, 55773.0, 56900.0, 58515.0, 64083.0, 80018.0, 81550.0, 83452.0, 83548.0, 84272.0, 84333.0, 94056.0, 113201.0, 148867.0
GO:0071540	CC	e	eukaryotic translation initiation factor 3 complex, eIF3e	2/740	2/29107	0.0006455	3	2	0.0245851	3646.0, 8661.0
GO:0030992	CC	e	intraciliary transport particle B	4/740	17/29107	0.000757309	2	4	0.027536	51098.0, 51668.0, 57560.0, 80173.0
GO:0000139	CC	e	Golgi membrane	29/740	587/29107	0.000763335	5	29	0.027536	102.0, 757.0, 1315.0, 2803.0, 4893.0, 7110.0, 9197.0, 9321.0, 9445.0, 9528.0, 9950.0, 10282.0, 10329.0, 10890.0, 22862.0, 22926.0, 23443.0, 26286.0, 29071.0, 51643.0, 51809.0, 55454.0, 56900.0, 56913.0, 80351.0, 83452.0, 83548.0, 200576.0, 205428.0
GO:0036396	CC	e	RNA N6-methyladenosine methyltransferase complex	3/740	8/29107	0.000832994	5	3	0.027536	9589.0, 25962.0, 57721.0
GO:0008278	CC	e	cohesin complex	3/740	8/29107	0.000832994	2	3	0.027536	5885.0, 9126.0, 10274.0
GO:0036513	CC	e	Derlin-1 retrotranslocation complex	3/740	8/29107	0.000832994	3	3	0.027536	6400.0, 11236.0, 79139.0
GO:0070652	CC	e	HAUS complex	3/740	8/29107	0.000832994	3	3	0.027536	54801.0, 55142.0, 79441.0
GO:0031588	CC	e	nucleotide-activated protein kinase complex	3/740	8/29107	0.000832994	6	3	0.027536	5562.0, 5565.0, 5576.0
GO:0071007	CC	e	U2-type catalytic step 2 spliceosome	5/740	30/29107	0.000881091	5	5	0.0285865	5356.0, 6637.0, 22938.0, 25949.0, 51340.0
GO:0071011	CC	e	precatalytic spliceosome	4/740	19/29107	0.0011845	4	4	0.0367006	6637.0, 51639.0, 51691.0, 55234.0
GO:0005685	CC	e	U1 snRNP	5/740	32/29107	0.00119403	5	5	0.0367006	6637.0, 51631.0, 51747.0, 55015.0, 55660.0
GO:0005669	CC	e	transcription factor TFIID complex	5/740	32/29107	0.00119403	4	5	0.0367006	2958.0, 2967.0, 6873.0, 6882.0, 51616.0
GO:0005801	CC	e	cis-Golgi network	7/740	66/29107	0.0014155	5	7	0.0420333	2218.0, 9321.0, 9950.0, 10142.0, 54463.0, 83548.0, 84376.0
GO:0044233	CC	e	mitochondria-associated endoplasmic reticulum membrane	4/740	20/29107	0.00145105	3	4	0.0423708	821.0, 55014.0, 118987.0, 440026.0
GO:0030496	CC	e	midbody	12/740	171/29107	0.00148859	2	12	0.0427543	989.0, 1062.0, 2770.0, 3192.0, 6683.0, 9101.0, 9585.0, 10210.0, 29127.0, 51097.0, 79768.0, 80817.0
GO:0071005	CC	e	U2-type precatalytic spliceosome	6/740	50/29107	0.00162352	5	6	0.0458777	6637.0, 10283.0, 23451.0, 51691.0, 55110.0, 55234.0
GO:0035145	CC	e	exon-exon junction complex	3/740	10/29107	0.0017183	3	3	0.047785	9939.0, 55110.0, 65109.0
GO:0005886	CC	p	plasma membrane	67/740	4502/29107	2.3316e-07	3	67	3.14228e-05	102.0, 757.0, 889.0, 987.0, 1207.0, 1315.0, 1362.0, 1398.0, 1525.0, 1654.0, 2770.0, 2803.0, 3682.0, 4179.0, 4848.0, 4893.0, 5358.0, 5412.0, 5576.0, 5898.0, 6259.0, 6307.0, 6477.0, 6885.0, 8560.0, 9445.0, 9528.0, 10114.0, 10314.0, 10396.0, 10890.0, 10988.0, 22875.0, 23200.0, 23556.0, 24138.0, 25800.0, 25801.0, 25978.0, 26135.0, 29970.0, 50618.0, 51057.0, 51573.0, 51735.0, 51762.0, 54407.0, 54464.0…
GO:0005615	CC	p	extracellular space	16/740	1708/29107	1.56976e-06	2	16	0.000161778	427.0, 889.0, 1362.0, 2218.0, 2923.0, 3146.0, 3416.0, 3858.0, 8804.0, 9255.0, 9445.0, 10464.0, 51575.0, 205428.0, 223117.0, 406995.0
GO:0005887	CC	p	integral component of plasma membrane	14/740	1413/29107	2.82415e-05	4	14	0.00197916	1525.0, 4179.0, 6259.0, 8560.0, 9197.0, 10329.0, 25800.0, 54407.0, 54822.0, 83941.0, 84230.0, 142891.0, 144448.0, 223117.0
GO:0005576	CC	p	extracellular region	24/740	1854/29107	0.000172852	2	24	0.00848271	178.0, 317.0, 427.0, 813.0, 829.0, 1525.0, 1654.0, 3146.0, 5683.0, 8804.0, 9445.0, 10092.0, 10549.0, 23412.0, 25801.0, 51097.0, 55582.0, 64786.0, 79582.0, 80167.0, 80184.0, 81579.0, 89970.0, 387921.0
GO:0062023	CC	p	collagen-containing extracellular matrix	1/740	374/29107	0.00133606	4	1	0.0403582	4670.0
GO:0005515	MF	e	protein binding	547/740	12418/29107	4.58285e-68	2	547	2.02424e-64	98.0, 102.0, 178.0, 196.0, 262.0, 317.0, 329.0, 571.0, 648.0, 689.0, 757.0, 813.0, 821.0, 829.0, 836.0, 889.0, 902.0, 989.0, 1062.0, 1147.0, 1207.0, 1315.0, 1355.0, 1385.0, 1398.0, 1452.0, 1525.0, 1615.0, 1654.0, 1655.0, 1665.0, 1827.0, 1876.0, 2108.0, 2218.0, 2241.0, 2632.0, 2770.0, 2803.0, 2923.0, 2935.0, 2958.0, 2963.0, 2967.0, 3146.0, 3181.0, 3192.0, 3336.0, 3416.0, 3646.0, 3796.0, 3842.0, 38…
GO:0003723	MF	e	RNA binding	134/740	1389/29107	1.32252e-41	4	134	2.92078e-38	689.0, 821.0, 1207.0, 1615.0, 1654.0, 1655.0, 1665.0, 2923.0, 2935.0, 3146.0, 3181.0, 3192.0, 3336.0, 3646.0, 3842.0, 4670.0, 4691.0, 5511.0, 6144.0, 6154.0, 6206.0, 6218.0, 6229.0, 6230.0, 6421.0, 6426.0, 6428.0, 6430.0, 6434.0, 6605.0, 6637.0, 6729.0, 7072.0, 7073.0, 7175.0, 7756.0, 7913.0, 7978.0, 8125.0, 8661.0, 8880.0, 8886.0, 8894.0, 8899.0, 9188.0, 9295.0, 9337.0, 9584.0, 9669.0, 9879.0, 9…
GO:0046872	MF	e	metal ion binding	124/740	2297/29107	8.94673e-16	4	124	1.31726e-12	102.0, 2967.0, 3336.0, 3682.0, 4087.0, 4750.0, 5095.0, 5150.0, 5324.0, 5516.0, 5562.0, 5980.0, 6670.0, 6671.0, 7507.0, 7541.0, 7569.0, 7581.0, 7584.0, 7594.0, 7597.0, 7675.0, 7699.0, 7743.0, 7756.0, 7767.0, 7768.0, 7770.0, 7844.0, 8780.0, 8894.0, 9337.0, 9534.0, 9668.0, 9669.0, 10150.0, 10168.0, 10196.0, 10210.0, 10269.0, 10380.0, 10746.0, 10773.0, 10795.0, 10988.0, 11019.0, 11179.0, 11196.0, 112…
GO:0003729	MF	e	mRNA binding	25/740	210/29107	1.7997e-10	5	25	1.98732e-07	1654.0, 4670.0, 5511.0, 6426.0, 6430.0, 6434.0, 7175.0, 8661.0, 8880.0, 8894.0, 9939.0, 10236.0, 10492.0, 10657.0, 23283.0, 23424.0, 23451.0, 51631.0, 51639.0, 51747.0, 57187.0, 57721.0, 58155.0, 65109.0, 91746.0
GO:0003677	MF	e	DNA binding	56/740	921/29107	2.91374e-09	4	56	2.574e-06	196.0, 1654.0, 2963.0, 3192.0, 4087.0, 4361.0, 5511.0, 5965.0, 5980.0, 6418.0, 6421.0, 6936.0, 7013.0, 7073.0, 7110.0, 7181.0, 7584.0, 7594.0, 7756.0, 7913.0, 8467.0, 8930.0, 9015.0, 9044.0, 9204.0, 9330.0, 9984.0, 10142.0, 10210.0, 10657.0, 10773.0, 10795.0, 22944.0, 23036.0, 23064.0, 23347.0, 26009.0, 29068.0, 51507.0, 51747.0, 55193.0, 56916.0, 58486.0, 58487.0, 65056.0, 79800.0, 79915.0, 8020…
GO:0016887	MF	e	ATP hydrolysis activity	25/740	264/29107	2.07302e-08	7	25	1.52608e-05	1654.0, 1655.0, 1665.0, 2963.0, 3796.0, 5189.0, 5965.0, 8467.0, 8886.0, 9188.0, 9525.0, 9585.0, 9879.0, 10396.0, 10845.0, 10973.0, 23200.0, 23347.0, 23456.0, 54505.0, 55582.0, 56916.0, 79665.0, 80205.0, 166378.0
GO:0005524	MF	e	ATP binding	73/740	1458/29107	4.57987e-08	8	73	2.8899e-05	317.0, 1062.0, 1147.0, 1452.0, 1615.0, 1654.0, 1655.0, 1665.0, 2241.0, 2585.0, 2963.0, 3192.0, 3336.0, 3416.0, 3796.0, 4750.0, 5095.0, 5128.0, 5189.0, 5562.0, 5965.0, 6259.0, 6683.0, 6885.0, 6897.0, 7319.0, 7324.0, 7326.0, 8467.0, 8476.0, 8780.0, 8886.0, 8899.0, 9039.0, 9044.0, 9061.0, 9126.0, 9188.0, 9445.0, 9451.0, 9525.0, 9585.0, 9748.0, 9879.0, 10114.0, 10396.0, 10746.0, 10845.0, 10973.0, 110…
GO:0004842	MF	e	ubiquitin-protein transferase activity	21/740	230/29107	5.0828e-07	4	21	0.000280634	329.0, 6400.0, 6477.0, 7319.0, 7324.0, 7326.0, 7844.0, 8451.0, 8697.0, 10206.0, 10210.0, 11236.0, 26224.0, 26234.0, 26272.0, 27252.0, 56254.0, 80829.0, 83737.0, 89970.0, 115426.0
GO:0003690	MF	e	double-stranded DNA binding	12/740	100/29107	9.07744e-06	5	12	0.00400951	3146.0, 3192.0, 4087.0, 4361.0, 7978.0, 9126.0, 10269.0, 10771.0, 22944.0, 24138.0, 27332.0, 64710.0
GO:0003714	MF	e	transcription corepressor activity	16/740	186/29107	2.38563e-05	3	16	0.00957938	3192.0, 4863.0, 8725.0, 8804.0, 9541.0, 9994.0, 10284.0, 10443.0, 10771.0, 22938.0, 26036.0, 51616.0, 55758.0, 57708.0, 84458.0, 166968.0
GO:0003682	MF	e	chromatin binding	26/740	418/29107	3.03937e-05	2	26	0.0103638	3192.0, 4087.0, 5111.0, 5562.0, 5885.0, 6418.0, 6421.0, 6605.0, 6670.0, 6873.0, 7175.0, 8725.0, 9126.0, 10274.0, 10622.0, 51111.0, 55193.0, 56254.0, 56916.0, 64318.0, 64710.0, 79366.0, 79576.0, 80173.0, 81550.0, 148418.0
GO:0003713	MF	e	transcription coactivator activity	18/740	232/29107	3.05024e-05	3	18	0.0103638	329.0, 3146.0, 4863.0, 6605.0, 6882.0, 8031.0, 9321.0, 9440.0, 10153.0, 10206.0, 10600.0, 22938.0, 56254.0, 57826.0, 64710.0, 81550.0, 84193.0, 92140.0
GO:0016251	MF	e	RNA polymerase II general transcription initiation factor activity	7/740	38/29107	4.23803e-05	2	7	0.013371	902.0, 2958.0, 2963.0, 2967.0, 6873.0, 6882.0, 51616.0
GO:0044547	MF	e	DNA topoisomerase binding	3/740	4/29107	6.4227e-05	4	3	0.0189127	4691.0, 6426.0, 10210.0
GO:0008017	MF	e	microtubule binding	18/740	255/29107	0.000103704	5	18	0.0260847	889.0, 1062.0, 3796.0, 6683.0, 7013.0, 7756.0, 9419.0, 9585.0, 29127.0, 51119.0, 54801.0, 55582.0, 56890.0, 79768.0, 80817.0, 84376.0, 285331.0, 348235.0
GO:0008022	MF	e	protein C-terminus binding	15/740	189/29107	0.0001063	3	15	0.0260847	4361.0, 4691.0, 4863.0, 5111.0, 5189.0, 5516.0, 5562.0, 6477.0, 7518.0, 9525.0, 9662.0, 10971.0, 51098.0, 132320.0, 153241.0
GO:0043022	MF	e	ribosome binding	8/740	62/29107	0.000169208	4	8	0.0382614	10196.0, 26135.0, 51119.0, 55364.0, 79612.0, 79631.0, 80155.0, 253260.0
GO:0003678	MF	e	DNA helicase activity	7/740	47/29107	0.000173246	5	7	0.0382614	1654.0, 2963.0, 4361.0, 5965.0, 23064.0, 56916.0, 80205.0
GO:0004930	MF	p	G protein-coupled receptor activity	2/740	684/29107	6.23016e-06	4	2	0.00305762	10314.0, 83941.0
GO:0004984	MF	p	olfactory receptor activity	0/740	399/29107	7.02201e-05	4	0	0.0193851
