## Supplementary material for "Transcriptional and genetic sex differences for schizophrenia across the dorsolateral prefrontal cortex, hippocampus, and caudate nucleus": Data S4: GO_analysis_module_blue.xlsx

### Sheet: Sheet1
GO	NS	enrichment	name	ratio_in_study	ratio_in_pop	p_uncorrected	depth	study_count	p_fdr_bh	study_items
GO:0006468	BP	e	protein phosphorylation	65/1669	460/29107	1.93123e-11	7	65	2.39511e-07	156.0, 613.0, 815.0, 816.0, 1455.0, 1487.0, 1613.0, 2011.0, 2621.0, 2869.0, 2870.0, 2931.0, 3654.0, 3706.0, 3984.0, 4058.0, 4145.0, 5127.0, 5155.0, 5164.0, 5261.0, 5293.0, 5580.0, 5595.0, 5596.0, 5600.0, 5754.0, 5871.0, 5891.0, 5914.0, 6482.0, 6794.0, 7786.0, 8569.0, 8711.0, 8986.0, 9024.0, 9088.0, 9149.0, 9344.0, 10290.0, 10295.0, 10494.0, 22983.0, 23139.0, 23178.0, 23552.0, 27148.0, 56924.0, 57…
GO:0071805	BP	e	potassium ion transmembrane transport	27/1669	122/29107	1.07397e-09	8	27	6.6597e-06	610.0, 3748.0, 3749.0, 3754.0, 3755.0, 3757.0, 3767.0, 3777.0, 3780.0, 3785.0, 6553.0, 6833.0, 8514.0, 9132.0, 9196.0, 23415.0, 23416.0, 30818.0, 50801.0, 51305.0, 56660.0, 57419.0, 57582.0, 57657.0, 79041.0, 81033.0, 123041.0
GO:0030036	BP	e	actin cytoskeleton organization	30/1669	166/29107	2.03919e-08	6	30	5.80845e-05	150.0, 2039.0, 2245.0, 3706.0, 3984.0, 4771.0, 6712.0, 6722.0, 7016.0, 9260.0, 9344.0, 9826.0, 9828.0, 10603.0, 11151.0, 11188.0, 22808.0, 22885.0, 23384.0, 23396.0, 25794.0, 51332.0, 57731.0, 84448.0, 84501.0, 116986.0, 152273.0, 261734.0, 339451.0, 440073.0
GO:0007399	BP	e	nervous system development	46/1669	328/29107	2.34174e-08	4	46	5.80845e-05	43.0, 1128.0, 1742.0, 2931.0, 3785.0, 3984.0, 4062.0, 4486.0, 4681.0, 4761.0, 4900.0, 5026.0, 5623.0, 6601.0, 7025.0, 8128.0, 8193.0, 8326.0, 8448.0, 8822.0, 9094.0, 9148.0, 9253.0, 9362.0, 9542.0, 10280.0, 10570.0, 10603.0, 10612.0, 10858.0, 22997.0, 23138.0, 25791.0, 27111.0, 51195.0, 51466.0, 55201.0, 55715.0, 57787.0, 57801.0, 64207.0, 79064.0, 81544.0, 84878.0, 146713.0, 100532736.0
GO:0007165	BP	e	signal transduction	103/1669	1075/29107	3.09456e-07	4	103	0.000639645	109.0, 115.0, 238.0, 268.0, 575.0, 613.0, 816.0, 1128.0, 1132.0, 1135.0, 1137.0, 1139.0, 1141.0, 1382.0, 1455.0, 1742.0, 1893.0, 2245.0, 2621.0, 2797.0, 2931.0, 3359.0, 3487.0, 3623.0, 3706.0, 3984.0, 4043.0, 4058.0, 4294.0, 4486.0, 4681.0, 4900.0, 5026.0, 5116.0, 5138.0, 5143.0, 5293.0, 5317.0, 5526.0, 5580.0, 5623.0, 5662.0, 5754.0, 5891.0, 5905.0, 5909.0, 5914.0, 6300.0, 6320.0, 6455.0, 6714.0…
GO:0018105	BP	e	peptidyl-serine phosphorylation	27/1669	170/29107	1.46909e-06	9	27	0.00227746	156.0, 815.0, 1455.0, 1609.0, 2011.0, 2621.0, 2931.0, 4294.0, 5155.0, 5310.0, 5580.0, 5595.0, 6300.0, 6714.0, 7786.0, 8569.0, 8986.0, 9024.0, 9149.0, 22983.0, 23139.0, 25989.0, 84446.0, 84630.0, 139728.0, 282974.0, 388228.0
GO:0035556	BP	e	intracellular signal transduction	48/1669	402/29107	2.09692e-06	5	48	0.00288956	109.0, 112.0, 115.0, 147.0, 1609.0, 1613.0, 2011.0, 3654.0, 5502.0, 5580.0, 5595.0, 5596.0, 5600.0, 5871.0, 5891.0, 6300.0, 6714.0, 7786.0, 8525.0, 8569.0, 8986.0, 9024.0, 9344.0, 9542.0, 9649.0, 10019.0, 10603.0, 10636.0, 22983.0, 23139.0, 23178.0, 23263.0, 23268.0, 27111.0, 51676.0, 54584.0, 54849.0, 56924.0, 57787.0, 57799.0, 65268.0, 80851.0, 84254.0, 84446.0, 140459.0, 225689.0, 282974.0, 34…
GO:0014059	BP	e	regulation of dopamine secretion	10/1669	29/29107	2.74049e-06	8	10	0.0032776	1137.0, 1141.0, 1813.0, 2912.0, 3351.0, 6861.0, 9066.0, 51760.0, 84258.0, 91683.0
GO:0046777	BP	e	protein autophosphorylation	27/1669	176/29107	2.90708e-06	8	27	0.0032776	238.0, 613.0, 815.0, 816.0, 1455.0, 1613.0, 2011.0, 2046.0, 2049.0, 2869.0, 3654.0, 4294.0, 6714.0, 6794.0, 7786.0, 8569.0, 8711.0, 9149.0, 9344.0, 10494.0, 23178.0, 23400.0, 25989.0, 29904.0, 65268.0, 84206.0, 225689.0
GO:0050790	BP	e	regulation of catalytic activity	49/1669	426/29107	4.26369e-06	3	49	0.00440652	375.0, 823.0, 1508.0, 4326.0, 4924.0, 5476.0, 5526.0, 5662.0, 6002.0, 8818.0, 9024.0, 9265.0, 9605.0, 9610.0, 9649.0, 9815.0, 9826.0, 9828.0, 10044.0, 10300.0, 10811.0, 10893.0, 10900.0, 22898.0, 23101.0, 23263.0, 23268.0, 28964.0, 51195.0, 54509.0, 57449.0, 57465.0, 80728.0, 84033.0, 84079.0, 84315.0, 84988.0, 85442.0, 115557.0, 116988.0, 124056.0, 163688.0, 192111.0, 221002.0, 259173.0, 390637.…
GO:0007268	BP	e	chemical synaptic transmission	33/1669	245/29107	5.15574e-06	7	33	0.00491858	774.0, 782.0, 784.0, 1128.0, 1132.0, 1135.0, 1137.0, 1139.0, 1141.0, 1621.0, 1742.0, 2912.0, 2914.0, 3061.0, 3274.0, 3351.0, 3359.0, 3362.0, 3749.0, 3777.0, 3780.0, 3785.0, 3798.0, 4923.0, 6861.0, 8448.0, 8913.0, 9094.0, 9362.0, 9379.0, 10815.0, 11255.0, 30819.0
GO:0006813	BP	e	potassium ion transport	15/1669	68/29107	5.55277e-06	7	15	0.00491896	3749.0, 3754.0, 3755.0, 3761.0, 3768.0, 3777.0, 3780.0, 6833.0, 9132.0, 9196.0, 23415.0, 23416.0, 30819.0, 50801.0, 51305.0
GO:0034765	BP	e	regulation of ion transmembrane transport	20/1669	113/29107	6.20018e-06	6	20	0.00512631	610.0, 774.0, 3748.0, 3749.0, 3754.0, 3761.0, 3767.0, 3768.0, 3785.0, 8911.0, 8912.0, 8913.0, 9132.0, 23415.0, 23416.0, 50801.0, 56660.0, 57657.0, 81033.0, 219931.0
GO:0045892	BP	e	negative regulation of transcription, DNA-templated	58/1669	548/29107	6.86217e-06	10	58	0.00531904	166.0, 605.0, 1408.0, 1487.0, 2295.0, 2621.0, 3159.0, 3607.0, 4221.0, 4294.0, 4861.0, 5119.0, 5155.0, 5195.0, 5914.0, 6601.0, 6714.0, 7026.0, 7067.0, 7088.0, 7290.0, 7329.0, 8193.0, 8314.0, 8553.0, 8841.0, 9572.0, 9647.0, 9686.0, 10522.0, 11007.0, 22893.0, 22955.0, 23119.0, 51085.0, 51222.0, 51341.0, 55689.0, 56981.0, 57659.0, 57761.0, 57805.0, 65998.0, 81559.0, 84148.0, 84215.0, 84858.0, 90993.0…
GO:0045956	BP	e	positive regulation of calcium ion-dependent exocytosis	7/1669	15/29107	8.61014e-06	10	7	0.00628135	375.0, 8447.0, 8911.0, 8912.0, 8913.0, 8941.0, 9066.0
GO:0071880	BP	e	adenylate cyclase-activating adrenergic receptor signaling pathway	7/1669	16/29107	1.45471e-05	8	7	0.0100229	115.0, 146.0, 147.0, 150.0, 152.0, 153.0, 1813.0
GO:0045746	BP	e	negative regulation of Notch signaling pathway	10/1669	35/29107	1.83104e-05	7	10	0.0119206	408.0, 1746.0, 9148.0, 51162.0, 51341.0, 55343.0, 65989.0, 84934.0, 92714.0, 441478.0
GO:0048167	BP	e	regulation of synaptic plasticity	12/1669	50/29107	1.92236e-05	7	12	0.0119206	575.0, 2906.0, 3706.0, 4137.0, 5914.0, 6376.0, 7425.0, 10458.0, 11178.0, 57338.0, 84446.0, 84502.0
GO:0060079	BP	e	excitatory postsynaptic potential	13/1669	60/29107	2.83851e-05	5	13	0.0167634	409.0, 1135.0, 1137.0, 1139.0, 1141.0, 1813.0, 2901.0, 2906.0, 2931.0, 5026.0, 9127.0, 23542.0, 124925.0
GO:0008277	BP	e	regulation of G protein-coupled receptor signaling pathway	11/1669	45/29107	3.54014e-05	6	11	0.0199567	1609.0, 2869.0, 2870.0, 6002.0, 9815.0, 10636.0, 10868.0, 22844.0, 28964.0, 55625.0, 123041.0
GO:0007613	BP	e	memory	15/1669	79/29107	3.72525e-05	6	15	0.0200872	1139.0, 1141.0, 1621.0, 3675.0, 4137.0, 4835.0, 6543.0, 6833.0, 8704.0, 10347.0, 23373.0, 50801.0, 56924.0, 57338.0, 85358.0
GO:0016567	BP	e	protein ubiquitination	50/1669	479/29107	4.18582e-05	9	50	0.0216302	408.0, 409.0, 899.0, 997.0, 1840.0, 4761.0, 7126.0, 7332.0, 9820.0, 10296.0, 10422.0, 11237.0, 23066.0, 23220.0, 23338.0, 26262.0, 26267.0, 51127.0, 51676.0, 54461.0, 54492.0, 57159.0, 57574.0, 57799.0, 63891.0, 64207.0, 79102.0, 79786.0, 79791.0, 81559.0, 81786.0, 84231.0, 84461.0, 92714.0, 92979.0, 93611.0, 114088.0, 114804.0, 115290.0, 122416.0, 126433.0, 140459.0, 144699.0, 153769.0, 196403.0…
GO:0090129	BP	e	positive regulation of synapse maturation	5/1669	9/29107	6.3912e-05	7	5	0.0317055	816.0, 4761.0, 9148.0, 22859.0, 153090.0
GO:0030010	BP	e	establishment of cell polarity	9/1669	33/29107	7.20577e-05	3	9	0.0343715	2011.0, 5310.0, 6794.0, 7476.0, 9024.0, 9826.0, 23625.0, 55083.0, 84446.0
GO:0071277	BP	e	cellular response to calcium ion	15/1669	85/29107	8.99388e-05	6	15	0.0413119	246.0, 2039.0, 4761.0, 6331.0, 6861.0, 7226.0, 9066.0, 9362.0, 10235.0, 27132.0, 29904.0, 51760.0, 79085.0, 84258.0, 91683.0
GO:0051056	BP	e	regulation of small GTPase mediated signal transduction	18/1669	115/29107	9.5706e-05	7	18	0.0423909	29.0, 613.0, 2245.0, 5909.0, 7410.0, 9826.0, 9828.0, 23108.0, 23263.0, 23268.0, 23616.0, 25791.0, 54509.0, 57449.0, 80728.0, 84033.0, 115557.0, 152273.0
GO:0035195	BP	p	gene silencing by miRNA	6/1669	557/29107	1.89884e-08	9	6	5.80845e-05	55384.0, 126374.0, 406908.0, 406924.0, 406929.0, 574038.0
GO:0050911	BP	p	detection of chemical stimulus involved in sensory perception of smell	4/1669	401/29107	1.32717e-06	5	4	0.00227746	1258.0, 120776.0, 123041.0, 338755.0
GO:0005737	CC	e	cytoplasm	423/1669	4724/29107	9.52239e-23	2	423	1.66832e-19	109.0, 147.0, 150.0, 152.0, 156.0, 203.0, 375.0, 408.0, 409.0, 421.0, 815.0, 816.0, 823.0, 899.0, 1001.0, 1382.0, 1408.0, 1455.0, 1571.0, 1609.0, 1613.0, 1621.0, 1627.0, 1742.0, 1838.0, 1840.0, 1850.0, 1938.0, 2011.0, 2016.0, 2068.0, 2101.0, 2175.0, 2245.0, 2550.0, 2621.0, 2646.0, 2720.0, 2783.0, 2784.0, 2869.0, 2870.0, 2931.0, 3351.0, 3359.0, 3508.0, 3614.0, 3623.0, 3654.0, 3706.0, 3927.0, 3980.…
GO:0005886	CC	e	plasma membrane	406/1669	4502/29107	3.08702e-22	3	406	2.70423e-19	21.0, 43.0, 109.0, 112.0, 115.0, 146.0, 147.0, 150.0, 152.0, 153.0, 156.0, 160.0, 238.0, 246.0, 249.0, 375.0, 408.0, 409.0, 421.0, 432.0, 433.0, 495.0, 527.0, 540.0, 575.0, 576.0, 610.0, 682.0, 747.0, 752.0, 762.0, 774.0, 782.0, 823.0, 977.0, 1001.0, 1002.0, 1128.0, 1132.0, 1135.0, 1137.0, 1139.0, 1141.0, 1258.0, 1394.0, 1395.0, 1455.0, 1609.0, 1627.0, 1636.0, 1742.0, 1813.0, 1838.0, 1938.0, 1951…
GO:0030425	CC	e	dendrite	75/1669	423/29107	1.94442e-18	5	75	1.13554e-15	115.0, 575.0, 1128.0, 1132.0, 1137.0, 1152.0, 1395.0, 1627.0, 1762.0, 1813.0, 1838.0, 2002.0, 2011.0, 2049.0, 2550.0, 2784.0, 2901.0, 2912.0, 3274.0, 3351.0, 3362.0, 3632.0, 4137.0, 5905.0, 5909.0, 5914.0, 6002.0, 6543.0, 9362.0, 9572.0, 10381.0, 10612.0, 10636.0, 10815.0, 10858.0, 11255.0, 22906.0, 22983.0, 23046.0, 23138.0, 23162.0, 23373.0, 23413.0, 25921.0, 26012.0, 29888.0, 30818.0, 50944.0,…
GO:0014069	CC	e	postsynaptic density	47/1669	248/29107	3.75332e-13	4	47	1.64395e-10	375.0, 408.0, 409.0, 575.0, 815.0, 1627.0, 1742.0, 1813.0, 1838.0, 2039.0, 4900.0, 5064.0, 6543.0, 6714.0, 7732.0, 8525.0, 9127.0, 9148.0, 9478.0, 9762.0, 10280.0, 10636.0, 11178.0, 11346.0, 22859.0, 22997.0, 23373.0, 23413.0, 23542.0, 23623.0, 26012.0, 28964.0, 29904.0, 50944.0, 58512.0, 80852.0, 84435.0, 84687.0, 85358.0, 160622.0, 201191.0, 254263.0, 339451.0, 388135.0, 400745.0, 440073.0, 440…
GO:0016021	CC	e	integral component of membrane	301/1669	3525/29107	5.02688e-13	3	301	1.76142e-10	21.0, 109.0, 115.0, 433.0, 527.0, 575.0, 576.0, 1001.0, 1135.0, 1137.0, 1139.0, 1141.0, 1394.0, 1534.0, 1621.0, 1636.0, 1798.0, 1951.0, 1954.0, 2134.0, 2137.0, 2532.0, 2686.0, 2907.0, 3177.0, 3748.0, 3749.0, 3754.0, 3755.0, 3768.0, 3785.0, 3954.0, 4037.0, 4185.0, 4248.0, 4352.0, 4513.0, 5002.0, 5195.0, 5310.0, 5447.0, 5740.0, 5798.0, 5817.0, 6331.0, 6376.0, 6482.0, 6483.0, 6487.0, 6545.0, 6553.0,…
GO:0000139	CC	e	Golgi membrane	78/1669	587/29107	4.56178e-12	5	78	1.33204e-09	162.0, 375.0, 408.0, 540.0, 682.0, 1571.0, 1813.0, 2523.0, 2583.0, 2590.0, 4248.0, 5045.0, 5155.0, 5310.0, 5768.0, 5871.0, 5909.0, 6482.0, 6483.0, 6487.0, 6721.0, 6892.0, 8128.0, 8459.0, 8534.0, 8703.0, 8704.0, 8906.0, 8943.0, 9088.0, 9265.0, 9381.0, 9382.0, 9394.0, 9478.0, 9486.0, 9609.0, 9718.0, 9827.0, 10347.0, 10494.0, 11237.0, 11282.0, 11285.0, 23162.0, 25789.0, 25837.0, 26056.0, 27090.0, 29…
GO:0043005	CC	e	neuron projection	51/1669	339/29107	2.89886e-10	4	51	7.25543e-08	375.0, 815.0, 816.0, 1135.0, 1137.0, 1139.0, 1141.0, 1394.0, 1742.0, 2046.0, 2049.0, 2051.0, 3359.0, 3780.0, 3984.0, 4137.0, 4352.0, 4771.0, 4987.0, 5127.0, 6376.0, 6714.0, 6753.0, 6754.0, 7226.0, 7732.0, 7781.0, 8448.0, 8911.0, 8912.0, 8913.0, 8941.0, 9344.0, 9751.0, 10235.0, 22859.0, 22983.0, 22997.0, 23294.0, 23400.0, 26012.0, 50944.0, 55361.0, 57576.0, 57787.0, 65078.0, 84079.0, 85358.0, 1147…
GO:0098978	CC	e	glutamatergic synapse	50/1669	333/29107	4.63029e-10	4	50	1.01403e-07	29.0, 152.0, 375.0, 613.0, 1128.0, 1487.0, 1609.0, 1627.0, 1742.0, 1813.0, 2319.0, 2901.0, 3359.0, 4900.0, 6455.0, 6712.0, 6714.0, 7476.0, 7781.0, 8326.0, 8525.0, 8541.0, 8943.0, 9127.0, 9256.0, 10458.0, 10636.0, 10815.0, 11151.0, 22885.0, 23237.0, 23373.0, 23413.0, 23467.0, 50944.0, 56850.0, 58512.0, 59284.0, 64101.0, 65078.0, 78999.0, 80728.0, 80758.0, 80852.0, 84435.0, 94030.0, 112476.0, 12612…
GO:0005829	CC	e	cytosol	401/1669	5293/29107	7.27659e-10	2	401	1.41651e-07	29.0, 156.0, 160.0, 162.0, 203.0, 246.0, 271.0, 375.0, 408.0, 409.0, 572.0, 578.0, 582.0, 613.0, 752.0, 766.0, 784.0, 815.0, 816.0, 823.0, 899.0, 977.0, 997.0, 1152.0, 1382.0, 1408.0, 1455.0, 1609.0, 1627.0, 1742.0, 1801.0, 1820.0, 1840.0, 1850.0, 1938.0, 2039.0, 2049.0, 2051.0, 2068.0, 2245.0, 2622.0, 2645.0, 2646.0, 2781.0, 2783.0, 2784.0, 2817.0, 2869.0, 2931.0, 3083.0, 3159.0, 3614.0, 3619.0,…
GO:0045211	CC	e	postsynaptic membrane	28/1669	139/29107	5.03929e-09	5	28	8.48829e-07	408.0, 409.0, 747.0, 1132.0, 1135.0, 1137.0, 1139.0, 1627.0, 1742.0, 2550.0, 2901.0, 3748.0, 3761.0, 4900.0, 11178.0, 22997.0, 23017.0, 23109.0, 50944.0, 80852.0, 84966.0, 85358.0, 160622.0, 221955.0, 254263.0, 375323.0, 392862.0, 440829.0
GO:0043197	CC	e	dendritic spine	30/1669	157/29107	5.32941e-09	6	30	8.48829e-07	29.0, 408.0, 409.0, 575.0, 613.0, 815.0, 1742.0, 1813.0, 3706.0, 4137.0, 4923.0, 5662.0, 6543.0, 9127.0, 9148.0, 9572.0, 9762.0, 10636.0, 11178.0, 11346.0, 23237.0, 29888.0, 29904.0, 50944.0, 58498.0, 64101.0, 85358.0, 112476.0, 124925.0, 254263.0
GO:0043025	CC	e	neuronal cell body	49/1669	355/29107	1.245e-08	3	49	1.8177e-06	152.0, 1137.0, 1152.0, 2002.0, 2931.0, 3359.0, 3623.0, 3767.0, 3780.0, 4137.0, 4352.0, 4900.0, 5372.0, 5798.0, 5909.0, 6376.0, 6543.0, 6712.0, 6861.0, 9127.0, 9751.0, 10300.0, 10381.0, 10458.0, 22983.0, 23237.0, 23373.0, 23400.0, 23542.0, 55201.0, 55238.0, 55361.0, 57125.0, 57657.0, 57706.0, 57731.0, 57795.0, 59284.0, 64284.0, 65078.0, 79791.0, 84630.0, 84687.0, 85442.0, 114757.0, 124925.0, 14893…
GO:0045202	CC	e	synapse	53/1669	407/29107	3.30649e-08	3	53	4.45613e-06	43.0, 156.0, 774.0, 782.0, 784.0, 816.0, 1128.0, 1132.0, 1135.0, 1137.0, 1139.0, 1141.0, 1621.0, 1742.0, 1838.0, 1938.0, 2817.0, 3061.0, 3274.0, 3359.0, 3362.0, 3749.0, 3777.0, 3780.0, 3785.0, 3798.0, 4061.0, 4062.0, 4647.0, 5798.0, 6002.0, 6543.0, 8497.0, 8514.0, 8913.0, 9094.0, 9362.0, 9762.0, 10235.0, 11255.0, 22859.0, 23268.0, 23363.0, 26012.0, 29993.0, 30819.0, 55201.0, 57596.0, 66004.0, 931…
GO:0005887	CC	e	integral component of plasma membrane	128/1669	1413/29107	2.81359e-07	4	128	3.521e-05	109.0, 112.0, 115.0, 146.0, 147.0, 150.0, 152.0, 153.0, 238.0, 432.0, 495.0, 540.0, 575.0, 576.0, 610.0, 682.0, 977.0, 1002.0, 1128.0, 1132.0, 1135.0, 1137.0, 1139.0, 1141.0, 1209.0, 1394.0, 1395.0, 1813.0, 2046.0, 2049.0, 2051.0, 2523.0, 2550.0, 2826.0, 2906.0, 2912.0, 2914.0, 3061.0, 3177.0, 3274.0, 3351.0, 3359.0, 3362.0, 3714.0, 3757.0, 3767.0, 3777.0, 3785.0, 4058.0, 4486.0, 4923.0, 4987.0, …
GO:0031410	CC	e	cytoplasmic vesicle	40/1669	293/29107	3.64964e-07	6	40	4.26278e-05	408.0, 409.0, 540.0, 2039.0, 2319.0, 2914.0, 4987.0, 5064.0, 7016.0, 7036.0, 7425.0, 8372.0, 9344.0, 9853.0, 10280.0, 22898.0, 22906.0, 23046.0, 23138.0, 23162.0, 23221.0, 23299.0, 23623.0, 25851.0, 51458.0, 54509.0, 55361.0, 55630.0, 56893.0, 64137.0, 79109.0, 84231.0, 85409.0, 90342.0, 92714.0, 122416.0, 130540.0, 130612.0, 225689.0, 285973.0
GO:0031012	CC	e	extracellular matrix	35/1669	245/29107	6.10393e-07	3	35	6.68381e-05	249.0, 1101.0, 1289.0, 1893.0, 2199.0, 2817.0, 4326.0, 7473.0, 7476.0, 8292.0, 8425.0, 9719.0, 10417.0, 10446.0, 10893.0, 11095.0, 50509.0, 57633.0, 81577.0, 81794.0, 84467.0, 84894.0, 91522.0, 114794.0, 129804.0, 146760.0, 162466.0, 169044.0, 170689.0, 170691.0, 256158.0, 349667.0, 392617.0, 441381.0, 645191.0
GO:0005912	CC	e	adherens junction	25/1669	164/29107	7.48259e-06	5	25	0.000771147	421.0, 1001.0, 2319.0, 4771.0, 5317.0, 5817.0, 7791.0, 9260.0, 9265.0, 10458.0, 11007.0, 11187.0, 23396.0, 23616.0, 55691.0, 57619.0, 57731.0, 64405.0, 84687.0, 84966.0, 114800.0, 126374.0, 317762.0, 340348.0, 389813.0
GO:0005768	CC	e	endosome	37/1669	296/29107	1.17474e-05	7	37	0.00110728	152.0, 408.0, 409.0, 682.0, 1394.0, 1609.0, 1636.0, 2319.0, 2817.0, 3767.0, 4043.0, 5798.0, 7126.0, 7187.0, 7732.0, 7781.0, 9362.0, 9545.0, 9727.0, 25837.0, 29924.0, 29993.0, 55040.0, 55361.0, 57799.0, 64284.0, 79065.0, 80148.0, 80700.0, 81552.0, 84258.0, 84440.0, 84937.0, 90060.0, 116986.0, 200312.0, 254122.0
GO:0043204	CC	e	perikaryon	24/1669	158/29107	1.20082e-05	2	24	0.00110728	1762.0, 1813.0, 2901.0, 3748.0, 3798.0, 4923.0, 5798.0, 6543.0, 7226.0, 7732.0, 9148.0, 9362.0, 10815.0, 11346.0, 23109.0, 26012.0, 55361.0, 58157.0, 65078.0, 85442.0, 123591.0, 146713.0, 146760.0, 349667.0
GO:0005794	CC	e	Golgi apparatus	90/1669	988/29107	1.42183e-05	5	90	0.00124553	43.0, 109.0, 162.0, 540.0, 762.0, 2134.0, 2137.0, 2245.0, 2523.0, 2583.0, 2590.0, 2622.0, 2720.0, 2907.0, 4043.0, 4352.0, 4923.0, 5138.0, 5310.0, 5595.0, 5605.0, 5768.0, 5798.0, 7425.0, 8326.0, 8459.0, 8703.0, 8704.0, 8728.0, 8841.0, 8906.0, 8943.0, 9088.0, 9382.0, 9390.0, 9486.0, 9547.0, 9609.0, 9820.0, 9906.0, 10347.0, 10422.0, 10423.0, 10458.0, 10494.0, 10612.0, 11237.0, 11285.0, 23017.0, 2306…
GO:0005815	CC	e	microtubule organizing center	18/1669	102/29107	1.85172e-05	2	18	0.00154486	816.0, 5119.0, 10844.0, 11190.0, 23170.0, 23384.0, 57410.0, 57576.0, 57787.0, 64210.0, 79661.0, 80700.0, 83541.0, 84766.0, 90990.0, 115098.0, 222229.0, 729440.0
GO:0008076	CC	e	voltage-gated potassium channel complex	15/1669	77/29107	2.71524e-05	7	15	0.00216232	610.0, 3748.0, 3749.0, 3754.0, 3755.0, 3757.0, 3761.0, 3780.0, 3785.0, 8514.0, 9132.0, 9196.0, 23415.0, 30818.0, 30819.0
GO:0016020	CC	e	membrane	167/1669	2121/29107	2.87082e-05	2	167	0.00218681	29.0, 43.0, 109.0, 112.0, 156.0, 160.0, 246.0, 249.0, 540.0, 613.0, 682.0, 752.0, 762.0, 784.0, 823.0, 977.0, 1128.0, 1137.0, 1209.0, 1291.0, 1455.0, 1621.0, 1798.0, 1938.0, 2011.0, 2319.0, 2523.0, 2583.0, 2590.0, 2783.0, 2870.0, 3241.0, 3508.0, 3632.0, 3798.0, 3984.0, 4058.0, 4137.0, 4141.0, 4145.0, 4513.0, 4771.0, 4924.0, 5002.0, 5045.0, 5116.0, 5195.0, 5293.0, 5447.0, 5476.0, 5909.0, 6376.0, 6…
GO:0048471	CC	e	perinuclear region of cytoplasm	68/1669	713/29107	4.02482e-05	2	68	0.00293812	43.0, 375.0, 433.0, 540.0, 575.0, 762.0, 1508.0, 2039.0, 2319.0, 2590.0, 2720.0, 2783.0, 3675.0, 3757.0, 3798.0, 4771.0, 4843.0, 5138.0, 5143.0, 5580.0, 5605.0, 5905.0, 5914.0, 6331.0, 6376.0, 6714.0, 6861.0, 7016.0, 7059.0, 8326.0, 8742.0, 9024.0, 9148.0, 9478.0, 9491.0, 9536.0, 9647.0, 9811.0, 9820.0, 10801.0, 10868.0, 11190.0, 22906.0, 23108.0, 23162.0, 23363.0, 23413.0, 29993.0, 54472.0, 5492…
GO:0060170	CC	e	ciliary membrane	12/1669	56/29107	6.42504e-05	5	12	0.00450267	109.0, 582.0, 1258.0, 1813.0, 5310.0, 6753.0, 23288.0, 79867.0, 85358.0, 129880.0, 168507.0, 192668.0
GO:0032580	CC	e	Golgi cisterna membrane	16/1669	93/29107	7.28845e-05	4	16	0.0049113	2523.0, 2590.0, 4924.0, 6483.0, 6487.0, 8703.0, 8704.0, 9600.0, 11285.0, 51172.0, 54480.0, 64090.0, 79586.0, 89792.0, 126792.0, 283358.0
GO:0005930	CC	e	axoneme	18/1669	113/29107	7.57812e-05	2	18	0.00491736	582.0, 1770.0, 2622.0, 9742.0, 10801.0, 26160.0, 54777.0, 55036.0, 57576.0, 57662.0, 83538.0, 85452.0, 89891.0, 123872.0, 129880.0, 144406.0, 146754.0, 221421.0
GO:0098793	CC	e	presynapse	17/1669	104/29107	8.54035e-05	2	17	0.00524251	1609.0, 2914.0, 3177.0, 6455.0, 6543.0, 6712.0, 7476.0, 8447.0, 8938.0, 9379.0, 10858.0, 11255.0, 23268.0, 23396.0, 65078.0, 112476.0, 222962.0
GO:0030424	CC	e	axon	37/1669	324/29107	8.97651e-05	5	37	0.00524251	29.0, 115.0, 613.0, 682.0, 1813.0, 2912.0, 2931.0, 3359.0, 3508.0, 3748.0, 3749.0, 4137.0, 4900.0, 5064.0, 5909.0, 6543.0, 6861.0, 9344.0, 9362.0, 10044.0, 10381.0, 11151.0, 22859.0, 22983.0, 23138.0, 23162.0, 54550.0, 55238.0, 56850.0, 57449.0, 84623.0, 114783.0, 118813.0, 126129.0, 128434.0, 153090.0, 349667.0
GO:0015629	CC	e	actin cytoskeleton	30/1669	246/29107	8.97691e-05	6	30	0.00524251	1627.0, 2039.0, 4647.0, 5914.0, 7625.0, 7791.0, 9260.0, 9344.0, 10458.0, 10801.0, 11346.0, 22885.0, 22979.0, 23164.0, 23237.0, 23384.0, 25794.0, 50853.0, 51168.0, 54492.0, 55362.0, 55909.0, 57026.0, 63876.0, 64780.0, 84448.0, 84687.0, 146206.0, 201191.0, 339451.0
GO:0005929	CC	e	cilium	27/1669	212/29107	0.000136646	4	27	0.00772271	109.0, 112.0, 156.0, 1813.0, 2622.0, 3362.0, 5143.0, 5310.0, 5891.0, 6753.0, 9742.0, 23288.0, 23552.0, 26160.0, 27019.0, 55036.0, 55764.0, 57576.0, 79955.0, 80178.0, 89891.0, 115399.0, 168507.0, 192668.0, 196383.0, 199223.0, 389813.0
GO:0044300	CC	e	cerebellar mossy fiber	4/1669	6/29107	0.000147164	6	4	0.00799115	1742.0, 59284.0, 94030.0, 153090.0
GO:0043198	CC	e	dendritic shaft	9/1669	36/29107	0.000150518	2	9	0.00799115	4923.0, 10458.0, 11178.0, 27124.0, 65078.0, 84502.0, 84623.0, 124925.0, 254263.0
GO:0032154	CC	e	cleavage furrow	11/1669	53/29107	0.000174251	4	11	0.00897906	3359.0, 4221.0, 4771.0, 5662.0, 9600.0, 9727.0, 57026.0, 79187.0, 84440.0, 84501.0, 256158.0
GO:0099061	CC	e	integral component of postsynaptic density membrane	10/1669	48/29107	0.000330079	8	10	0.0165228	152.0, 1128.0, 2901.0, 57497.0, 57622.0, 59284.0, 64101.0, 78999.0, 94030.0, 254263.0
GO:0005874	CC	e	microtubule	33/1669	298/29107	0.000359389	6	33	0.0174903	1770.0, 2622.0, 2931.0, 3619.0, 3798.0, 4137.0, 5116.0, 5605.0, 8514.0, 10300.0, 10381.0, 10458.0, 10636.0, 10801.0, 23046.0, 23623.0, 26153.0, 27019.0, 27175.0, 29911.0, 51807.0, 55083.0, 55201.0, 55920.0, 57159.0, 57576.0, 57619.0, 64837.0, 79187.0, 90990.0, 113220.0, 146754.0, 283638.0
GO:0042734	CC	e	presynaptic membrane	11/1669	58/29107	0.000400092	5	11	0.0189449	2550.0, 2912.0, 3748.0, 5138.0, 9751.0, 22859.0, 55361.0, 57706.0, 84966.0, 94030.0, 112476.0
GO:0098685	CC	e	Schaffer collateral - CA1 synapse	13/1669	78/29107	0.000463865	4	13	0.0213866	29.0, 153.0, 613.0, 1128.0, 2550.0, 6455.0, 7476.0, 10458.0, 10815.0, 50944.0, 57497.0, 64101.0, 160622.0
GO:0070382	CC	e	exocytic vesicle	7/1669	26/29107	0.000504008	8	7	0.0226416	6861.0, 9066.0, 51760.0, 84258.0, 84958.0, 85409.0, 91683.0
GO:0005891	CC	e	voltage-gated calcium channel complex	7/1669	27/29107	0.000646974	7	7	0.0283375	774.0, 782.0, 784.0, 8911.0, 8912.0, 8913.0, 59284.0
GO:0036064	CC	e	ciliary basal body	20/1669	155/29107	0.000681607	3	20	0.0291262	2622.0, 9742.0, 10615.0, 11158.0, 11190.0, 26160.0, 55764.0, 57576.0, 57662.0, 57787.0, 79363.0, 83547.0, 89891.0, 129880.0, 148930.0, 196383.0, 225689.0, 246176.0, 261734.0, 729440.0
GO:0005739	CC	e	mitochondrion	104/1669	1307/29107	0.000781926	5	104	0.0326175	513.0, 540.0, 572.0, 578.0, 622.0, 682.0, 815.0, 823.0, 1152.0, 1408.0, 2002.0, 2011.0, 2645.0, 2646.0, 2931.0, 3607.0, 3767.0, 3954.0, 3980.0, 4137.0, 4513.0, 4833.0, 4923.0, 4967.0, 5164.0, 5447.0, 5580.0, 5595.0, 5605.0, 6300.0, 6472.0, 6714.0, 6794.0, 6833.0, 7187.0, 8165.0, 9256.0, 9727.0, 9751.0, 10295.0, 10587.0, 10667.0, 10849.0, 22906.0, 23151.0, 23203.0, 23410.0, 23761.0, 25953.0, 26056…
GO:0030672	CC	e	synaptic vesicle membrane	12/1669	74/29107	0.00097381	8	12	0.0396771	1813.0, 6833.0, 6861.0, 9066.0, 9143.0, 9145.0, 9381.0, 55361.0, 84937.0, 91683.0, 112476.0, 255057.0
GO:0099092	CC	e	postsynaptic density, intracellular component	5/1669	15/29107	0.00113966	6	5	0.0443706	613.0, 5662.0, 6455.0, 10458.0, 80758.0
GO:0032591	CC	e	dendritic spine membrane	5/1669	15/29107	0.00113966	6	5	0.0443706	747.0, 3748.0, 5064.0, 23109.0, 440829.0
GO:0043679	CC	e	axon terminus	10/1669	56/29107	0.00118463	3	10	0.0451191	152.0, 1128.0, 1395.0, 1813.0, 2002.0, 5798.0, 6543.0, 29993.0, 30818.0, 112476.0
GO:0005515	MF	e	protein binding	984/1669	12418/29107	4.8113e-43	2	984	2.12515e-39	29.0, 43.0, 112.0, 146.0, 147.0, 150.0, 152.0, 153.0, 156.0, 160.0, 162.0, 166.0, 238.0, 246.0, 249.0, 271.0, 375.0, 408.0, 409.0, 421.0, 432.0, 433.0, 513.0, 527.0, 540.0, 566.0, 572.0, 575.0, 576.0, 578.0, 582.0, 605.0, 607.0, 610.0, 613.0, 682.0, 747.0, 752.0, 762.0, 774.0, 782.0, 784.0, 815.0, 816.0, 823.0, 899.0, 977.0, 997.0, 1128.0, 1137.0, 1139.0, 1141.0, 1152.0, 1209.0, 1258.0, 1289.0, 1…
GO:0005085	MF	e	guanyl-nucleotide exchange factor activity	39/1669	223/29107	4.44793e-10	5	39	6.76367e-07	29.0, 153.0, 613.0, 2245.0, 4924.0, 5662.0, 7410.0, 9265.0, 9605.0, 9610.0, 9649.0, 9826.0, 9827.0, 9828.0, 10044.0, 10235.0, 22898.0, 23101.0, 23263.0, 23268.0, 25791.0, 51195.0, 54509.0, 55920.0, 57449.0, 57706.0, 80851.0, 84033.0, 84079.0, 84315.0, 85442.0, 115557.0, 140775.0, 152273.0, 221002.0, 390637.0, 414918.0, 440073.0, 440193.0
GO:0005524	MF	e	ATP binding	142/1669	1458/29107	4.59384e-10	8	142	6.76367e-07	21.0, 109.0, 112.0, 115.0, 156.0, 203.0, 238.0, 495.0, 513.0, 540.0, 613.0, 774.0, 815.0, 816.0, 997.0, 1152.0, 1455.0, 1609.0, 1613.0, 1770.0, 2011.0, 2046.0, 2049.0, 2051.0, 2068.0, 2645.0, 2869.0, 2870.0, 2931.0, 3508.0, 3654.0, 3706.0, 3767.0, 3798.0, 3980.0, 3984.0, 4058.0, 4141.0, 4145.0, 4294.0, 4486.0, 4625.0, 4647.0, 4833.0, 5026.0, 5127.0, 5164.0, 5198.0, 5261.0, 5293.0, 5580.0, 5595.0,…
GO:0004674	MF	e	protein serine/threonine kinase activity	55/1669	396/29107	1.27257e-09	6	55	1.40523e-06	613.0, 815.0, 816.0, 1455.0, 1613.0, 2011.0, 2869.0, 2931.0, 3654.0, 3984.0, 4294.0, 5127.0, 5261.0, 5580.0, 5595.0, 5596.0, 5600.0, 5605.0, 5871.0, 5891.0, 6300.0, 6794.0, 7016.0, 7786.0, 8569.0, 8986.0, 9024.0, 9088.0, 9149.0, 9344.0, 10290.0, 10295.0, 10494.0, 22983.0, 23139.0, 23178.0, 23552.0, 25989.0, 27148.0, 56924.0, 57787.0, 65268.0, 83694.0, 83931.0, 84033.0, 84254.0, 84446.0, 84630.0, …
GO:0106310	MF	e	protein serine kinase activity	51/1669	359/29107	2.75367e-09	6	51	2.43259e-06	613.0, 815.0, 816.0, 1455.0, 1613.0, 2011.0, 2931.0, 3654.0, 3984.0, 4294.0, 5127.0, 5580.0, 5595.0, 5596.0, 5600.0, 5605.0, 5871.0, 5891.0, 6300.0, 6794.0, 7016.0, 7786.0, 8569.0, 8986.0, 9024.0, 9088.0, 9149.0, 9344.0, 10290.0, 10494.0, 22983.0, 23139.0, 23178.0, 23552.0, 25989.0, 27148.0, 56924.0, 57787.0, 65268.0, 83694.0, 83931.0, 84033.0, 84254.0, 84446.0, 84630.0, 114783.0, 139728.0, 14090…
GO:0005249	MF	e	voltage-gated potassium channel activity	16/1669	58/29107	1.02318e-07	9	16	6.45627e-05	610.0, 3748.0, 3749.0, 3754.0, 3755.0, 3757.0, 3767.0, 3785.0, 8514.0, 9132.0, 9196.0, 23415.0, 23416.0, 51305.0, 57657.0, 81033.0
GO:0031267	MF	e	small GTPase binding	36/1669	259/29107	1.04164e-06	5	36	0.000575114	752.0, 1613.0, 2245.0, 2622.0, 3706.0, 5875.0, 5905.0, 5909.0, 7126.0, 9501.0, 9727.0, 9827.0, 9853.0, 9905.0, 10811.0, 22870.0, 23062.0, 23299.0, 26056.0, 27352.0, 30000.0, 50855.0, 55654.0, 55920.0, 57706.0, 64780.0, 79109.0, 80223.0, 83547.0, 84079.0, 84440.0, 84958.0, 92558.0, 140730.0, 152273.0, 160622.0
GO:0048018	MF	e	receptor ligand activity	12/1669	42/29107	2.68369e-06	4	12	0.00121047	2621.0, 4043.0, 4681.0, 7473.0, 7476.0, 7477.0, 7480.0, 7484.0, 8742.0, 25817.0, 80326.0, 100532736.0
GO:0005267	MF	e	potassium channel activity	10/1669	29/29107	2.74049e-06	8	10	0.00121047	3749.0, 3754.0, 3755.0, 3777.0, 6833.0, 9132.0, 30818.0, 50801.0, 51305.0, 79041.0
GO:0046872	MF	e	metal ion binding	183/1669	2297/29107	4.37351e-06	4	183	0.00175616	109.0, 112.0, 115.0, 249.0, 271.0, 432.0, 578.0, 747.0, 815.0, 1289.0, 1534.0, 1609.0, 1798.0, 1961.0, 2068.0, 2137.0, 2245.0, 2781.0, 3614.0, 3675.0, 3927.0, 3984.0, 4150.0, 4833.0, 4843.0, 4967.0, 5045.0, 5143.0, 5198.0, 5252.0, 5372.0, 5580.0, 5605.0, 5891.0, 6543.0, 7016.0, 7064.0, 7375.0, 7410.0, 7625.0, 7703.0, 7776.0, 7791.0, 7837.0, 8525.0, 8569.0, 8703.0, 8704.0, 8728.0, 8912.0, 9088.0, …
GO:0008022	MF	e	protein C-terminus binding	27/1669	189/29107	1.1287e-05	3	27	0.00415456	160.0, 774.0, 1487.0, 1613.0, 1742.0, 1893.0, 2068.0, 3767.0, 3777.0, 4987.0, 6382.0, 6455.0, 6714.0, 6721.0, 7016.0, 10458.0, 10612.0, 11151.0, 11190.0, 23119.0, 27111.0, 50944.0, 51332.0, 55670.0, 79661.0, 84687.0, 85358.0
GO:0050321	MF	e	tau-protein kinase activity	8/1669	22/29107	1.78003e-05	6	8	0.00604799	2011.0, 2931.0, 5261.0, 9024.0, 9344.0, 57787.0, 84446.0, 84630.0
GO:0051015	MF	e	actin filament binding	28/1669	216/29107	5.06059e-05	5	28	0.0149935	752.0, 1627.0, 1938.0, 2039.0, 3927.0, 4625.0, 4647.0, 6712.0, 10634.0, 11151.0, 22885.0, 23164.0, 25794.0, 50853.0, 51168.0, 51332.0, 55201.0, 57619.0, 57662.0, 57731.0, 63876.0, 64780.0, 84448.0, 84687.0, 84940.0, 201191.0, 246176.0, 339451.0
GO:0005509	MF	e	calcium ion binding	67/1669	704/29107	5.09176e-05	5	67	0.0149935	774.0, 823.0, 1001.0, 1002.0, 1951.0, 1954.0, 2155.0, 2199.0, 2621.0, 3026.0, 3241.0, 3714.0, 3954.0, 4924.0, 6861.0, 7059.0, 7226.0, 8425.0, 8447.0, 8448.0, 8938.0, 9066.0, 9362.0, 9381.0, 9478.0, 9600.0, 9727.0, 10235.0, 10518.0, 23413.0, 29904.0, 30818.0, 30819.0, 51162.0, 51760.0, 54550.0, 54681.0, 54825.0, 54997.0, 56098.0, 57134.0, 57605.0, 58498.0, 63941.0, 64405.0, 65989.0, 78987.0, 79085…
GO:0097110	MF	e	scaffold protein binding	13/1669	67/29107	9.58827e-05	3	13	0.0258076	1742.0, 2912.0, 3757.0, 5595.0, 5605.0, 6331.0, 6714.0, 7343.0, 8912.0, 8913.0, 10458.0, 50944.0, 85358.0
GO:0004969	MF	e	histamine receptor activity	4/1669	6/29107	0.000147164	6	4	0.0361125	3274.0, 3362.0, 11255.0, 51222.0
GO:0031692	MF	e	alpha-1B adrenergic receptor binding	3/1669	3/29107	0.000188209	6	3	0.0395866	150.0, 408.0, 409.0
GO:0008332	MF	e	low voltage-gated calcium channel activity	3/1669	3/29107	0.000188209	10	3	0.0395866	8911.0, 8912.0, 8913.0
GO:0099626	MF	e	voltage-gated calcium channel activity involved in regulation of presynaptic cytosolic calcium levels	3/1669	3/29107	0.000188209	11	3	0.0395866	3351.0, 9256.0, 23413.0
GO:0008146	MF	e	sulfotransferase activity	9/1669	38/29107	0.000234955	4	9	0.0462672	6799.0, 6817.0, 8459.0, 8534.0, 9394.0, 9486.0, 64090.0, 64377.0, 89792.0
GO:0004672	MF	e	protein kinase activity	26/1669	210/29107	0.00024092	5	26	0.0462672	156.0, 2869.0, 2870.0, 3654.0, 3984.0, 4058.0, 4294.0, 5164.0, 5580.0, 5754.0, 5891.0, 6714.0, 7016.0, 7786.0, 9088.0, 9149.0, 10290.0, 10494.0, 29904.0, 84687.0, 91461.0, 114783.0, 126520.0, 140901.0, 157285.0, 225689.0
GO:0004984	MF	p	olfactory receptor activity	2/1669	399/29107	2.77316e-08	4	2	2.04151e-05	120776.0, 338755.0
GO:1903231	MF	p	mRNA binding involved in posttranscriptional gene silencing	2/1669	253/29107	9.93275e-05	6	2	0.0258076	406924.0, 406929.0
