## Supplementary material for "Transcriptional and genetic sex differences for schizophrenia across the dorsolateral prefrontal cortex, hippocampus, and caudate nucleus": Data S4: GO_analysis_module_cyan.xlsx

### Sheet: Sheet1
GO	NS	enrichment	name	ratio_in_study	ratio_in_pop	p_uncorrected	depth	study_count	p_fdr_bh	study_items
GO:1902600	BP	e	proton transmembrane transport	12/257	107/29107	2.04889e-10	8	12	2.54103e-06	291.0, 292.0, 506.0, 533.0, 534.0, 1183.0, 1327.0, 1329.0, 1337.0, 1349.0, 9551.0, 29796.0
GO:0032981	BP	e	mitochondrial respiratory chain complex I assembly	8/257	57/29107	3.7672e-08	8	8	0.000233604	4695.0, 4702.0, 4715.0, 4716.0, 4720.0, 4722.0, 4725.0, 54539.0
GO:0006120	BP	e	mitochondrial electron transport, NADH to ubiquinone	7/257	45/29107	1.31407e-07	8	7	0.000543239	4695.0, 4702.0, 4715.0, 4716.0, 4720.0, 4722.0, 4725.0
GO:0010498	BP	e	proteasomal protein catabolic process	6/257	34/29107	4.88562e-07	7	6	0.00151479	1642.0, 5690.0, 5693.0, 5695.0, 7415.0, 10193.0
GO:0043161	BP	e	proteasome-mediated ubiquitin-dependent protein catabolic process	10/257	166/29107	2.40424e-06	9	10	0.00596348	1642.0, 5693.0, 5702.0, 5705.0, 5708.0, 5710.0, 7345.0, 7415.0, 9870.0, 80196.0
GO:0006096	BP	e	glycolytic process	5/257	34/29107	1.16492e-05	12	5	0.0240788	2026.0, 5213.0, 5223.0, 5315.0, 7167.0
GO:0032543	BP	e	mitochondrial translation	5/257	37/29107	1.78587e-05	8	5	0.0316406	3035.0, 51081.0, 51373.0, 54460.0, 64960.0
GO:0005743	CC	e	mitochondrial inner membrane	29/257	404/29107	4.69788e-18	5	29	8.23069e-15	291.0, 292.0, 516.0, 1327.0, 1329.0, 1337.0, 1349.0, 4695.0, 4702.0, 4715.0, 4716.0, 4722.0, 4725.0, 8760.0, 9551.0, 29796.0, 30968.0, 51081.0, 51373.0, 54460.0, 54539.0, 55245.0, 55750.0, 63875.0, 64949.0, 64960.0, 65003.0, 65005.0, 65018.0
GO:0005739	CC	e	mitochondrion	45/257	1307/29107	4.20835e-15	5	45	3.68651e-12	211.0, 219.0, 291.0, 292.0, 309.0, 506.0, 516.0, 1327.0, 1329.0, 1337.0, 1716.0, 3035.0, 3420.0, 4702.0, 4715.0, 4720.0, 4722.0, 4725.0, 5315.0, 7390.0, 8508.0, 8799.0, 9551.0, 10134.0, 11334.0, 23710.0, 23787.0, 25813.0, 25824.0, 28958.0, 51603.0, 54539.0, 55178.0, 55245.0, 55750.0, 56993.0, 57019.0, 63875.0, 64949.0, 64960.0, 65003.0, 65005.0, 65018.0, 79077.0, 84881.0
GO:0005829	CC	e	cytosol	94/257	5293/29107	2.62618e-12	2	94	1.53369e-09	47.0, 211.0, 219.0, 351.0, 534.0, 599.0, 832.0, 898.0, 1020.0, 1032.0, 1173.0, 1174.0, 1175.0, 1211.0, 1327.0, 1428.0, 1635.0, 1716.0, 1780.0, 1845.0, 1861.0, 2026.0, 2170.0, 2805.0, 2885.0, 3035.0, 3852.0, 4435.0, 4738.0, 4830.0, 4946.0, 5213.0, 5223.0, 5315.0, 5478.0, 5690.0, 5693.0, 5695.0, 5702.0, 5705.0, 5708.0, 5710.0, 5830.0, 6301.0, 6770.0, 7074.0, 7167.0, 7277.0, 7345.0, 7390.0, 7415.0, …
GO:0005737	CC	e	cytoplasm	82/257	4724/29107	4.26323e-10	2	82	1.86729e-07	309.0, 351.0, 377.0, 379.0, 898.0, 1020.0, 1032.0, 1428.0, 1642.0, 1716.0, 1780.0, 1845.0, 2029.0, 2596.0, 2805.0, 2822.0, 2885.0, 3035.0, 3852.0, 4201.0, 4435.0, 4645.0, 4738.0, 4826.0, 4830.0, 4946.0, 5201.0, 5223.0, 5315.0, 5478.0, 5510.0, 5705.0, 5797.0, 5816.0, 5830.0, 6301.0, 6612.0, 7277.0, 7280.0, 7345.0, 7415.0, 8079.0, 8988.0, 9168.0, 9470.0, 9500.0, 9577.0, 9587.0, 9805.0, 9870.0, 1005…
GO:0070062	CC	e	extracellular exosome	49/257	2169/29107	1.00193e-09	6	49	3.51077e-07	47.0, 309.0, 351.0, 377.0, 506.0, 832.0, 1173.0, 1428.0, 1642.0, 1861.0, 2026.0, 2170.0, 2805.0, 2822.0, 2885.0, 3012.0, 3852.0, 4645.0, 4738.0, 4830.0, 5176.0, 5223.0, 5315.0, 5478.0, 5510.0, 5690.0, 5693.0, 5705.0, 5708.0, 6301.0, 7167.0, 7277.0, 7280.0, 7415.0, 8365.0, 8367.0, 10540.0, 10552.0, 10574.0, 11041.0, 25813.0, 25824.0, 54187.0, 55118.0, 55845.0, 57446.0, 112483.0, 140465.0, 203068.0
GO:0016020	CC	e	membrane	47/257	2121/29107	4.33912e-09	2	47	1.26702e-06	47.0, 291.0, 292.0, 309.0, 506.0, 832.0, 956.0, 1020.0, 1174.0, 1211.0, 1327.0, 1861.0, 2026.0, 3852.0, 4259.0, 4354.0, 4830.0, 5213.0, 5223.0, 5478.0, 5690.0, 5702.0, 5705.0, 5708.0, 5830.0, 7074.0, 8079.0, 8365.0, 8367.0, 8760.0, 8799.0, 9343.0, 9791.0, 10134.0, 10540.0, 23420.0, 23463.0, 23787.0, 25804.0, 55147.0, 55750.0, 56897.0, 56993.0, 57062.0, 57136.0, 65018.0, 78991.0
GO:0005747	CC	e	mitochondrial respiratory chain complex I	8/257	48/29107	9.21292e-09	6	8	2.30586e-06	4695.0, 4702.0, 4715.0, 4716.0, 4720.0, 4722.0, 4725.0, 54539.0
GO:0000502	CC	e	proteasome complex	8/257	53/29107	2.08312e-08	5	8	4.56203e-06	5690.0, 5693.0, 5695.0, 5702.0, 5705.0, 5708.0, 5710.0, 7415.0
GO:0005634	CC	e	nucleus	81/257	5386/29107	4.32254e-07	5	81	8.41455e-05	292.0, 506.0, 898.0, 1020.0, 1032.0, 1642.0, 1716.0, 1745.0, 1780.0, 1845.0, 2170.0, 2794.0, 2805.0, 2885.0, 3012.0, 3420.0, 3852.0, 4435.0, 4738.0, 4809.0, 4830.0, 4946.0, 5213.0, 5315.0, 5478.0, 5510.0, 5690.0, 5693.0, 5695.0, 5702.0, 5705.0, 5708.0, 5710.0, 5816.0, 6301.0, 6612.0, 7074.0, 7167.0, 7280.0, 7415.0, 8079.0, 8365.0, 8367.0, 8988.0, 9128.0, 9343.0, 9500.0, 9577.0, 9587.0, 9805.0, 98…
GO:0008540	CC	e	proteasome regulatory particle, base subcomplex	4/257	9/29107	7.22555e-07	2	4	0.000126592	5702.0, 5705.0, 5708.0, 5710.0
GO:0005874	CC	e	microtubule	13/257	298/29107	2.84196e-06	6	13	0.000452647	1020.0, 1780.0, 7074.0, 7277.0, 7280.0, 10376.0, 10540.0, 10574.0, 11258.0, 23710.0, 25809.0, 81565.0, 203068.0
GO:0005763	CC	e	mitochondrial small ribosomal subunit	5/257	28/29107	4.29634e-06	6	5	0.000627266	51081.0, 51373.0, 54460.0, 64949.0, 64960.0
GO:0005758	CC	e	mitochondrial intermembrane space	7/257	84/29107	9.78786e-06	6	7	0.0013191	4702.0, 4725.0, 6770.0, 30968.0, 55750.0, 57019.0, 65018.0
GO:0022624	CC	e	proteasome accessory complex	4/257	17/29107	1.29088e-05	2	4	0.00161544	5702.0, 5705.0, 5708.0, 5710.0
GO:1904813	CC	e	ficolin-1-rich granule lumen	8/257	124/29107	1.50929e-05	5	8	0.00176285	47.0, 5223.0, 5315.0, 5478.0, 5695.0, 5702.0, 5708.0, 7415.0
GO:0046540	CC	e	U4/U6 x U5 tri-snRNP complex	5/257	39/29107	2.32516e-05	6	5	0.00252212	4809.0, 9128.0, 9343.0, 10465.0, 25804.0
GO:0005654	CC	e	nucleoplasm	58/257	3805/29107	2.44726e-05	2	58	0.00252212	47.0, 211.0, 219.0, 898.0, 1020.0, 1032.0, 1327.0, 1642.0, 1845.0, 2029.0, 2805.0, 2885.0, 4435.0, 4720.0, 4738.0, 4809.0, 5690.0, 5693.0, 5695.0, 5702.0, 5705.0, 5708.0, 5710.0, 6612.0, 6827.0, 7345.0, 7415.0, 8365.0, 8367.0, 8799.0, 9128.0, 9343.0, 9533.0, 9577.0, 9587.0, 9913.0, 10055.0, 10248.0, 10360.0, 10465.0, 22861.0, 25804.0, 29086.0, 50813.0, 51155.0, 51400.0, 51451.0, 51728.0, 55272.0,…
GO:0044297	CC	e	cell body	6/257	77/29107	6.27292e-05	2	6	0.00610564	2785.0, 10574.0, 23710.0, 65018.0, 135138.0, 203068.0
GO:0034774	CC	e	secretory granule lumen	7/257	115/29107	7.50921e-05	6	7	0.00650613	5223.0, 5315.0, 5478.0, 5695.0, 5702.0, 5708.0, 7415.0
GO:0071001	CC	e	U4/U6 snRNP	2/257	2/29107	7.76592e-05	5	2	0.00650613	9128.0, 10465.0
GO:0000276	CC	e	mitochondrial proton-transporting ATP synthase complex, coupling factor F(o)	3/257	10/29107	7.79844e-05	5	3	0.00650613	516.0, 518.0, 9551.0
GO:0019774	CC	e	proteasome core complex, beta-subunit complex	3/257	11/29107	0.000106529	2	3	0.00848356	5690.0, 5693.0, 5695.0
GO:0008021	CC	e	synaptic vesicle	7/257	125/29107	0.000126842	9	7	0.00966205	351.0, 1183.0, 1861.0, 6855.0, 9900.0, 55530.0, 81565.0
GO:0005741	CC	e	mitochondrial outer membrane	8/257	180/29107	0.000209644	6	8	0.015304	518.0, 599.0, 4830.0, 23787.0, 25813.0, 55750.0, 56993.0, 65018.0
GO:0048786	CC	e	presynaptic active zone	4/257	39/29107	0.000382994	2	4	0.0268402	351.0, 2571.0, 6855.0, 9900.0
GO:0005753	CC	e	mitochondrial proton-transporting ATP synthase complex	3/257	17/29107	0.000422138	5	3	0.0284456	506.0, 516.0, 9551.0
GO:0036020	CC	e	endolysosome membrane	3/257	18/29107	0.000503269	8	3	0.0326566	1173.0, 1175.0, 1211.0
GO:0005751	CC	e	mitochondrial respiratory chain complex IV	3/257	19/29107	0.000593745	5	3	0.0371515	1327.0, 1329.0, 1337.0
GO:0005759	CC	e	mitochondrial matrix	11/257	381/29107	0.000623378	5	11	0.0376606	211.0, 219.0, 506.0, 1716.0, 3420.0, 4720.0, 4722.0, 25824.0, 27034.0, 55178.0, 84881.0
GO:0005839	CC	e	proteasome core complex	3/257	20/29107	0.000693982	2	3	0.0405285	5690.0, 5693.0, 5695.0
GO:0045263	CC	e	proton-transporting ATP synthase complex, coupling factor F(o)	2/257	5/29107	0.000763073	4	2	0.0417783	516.0, 518.0
GO:0070552	CC	e	BRISC complex	2/257	5/29107	0.000763073	3	2	0.0417783	9577.0, 29086.0
GO:0005515	MF	e	protein binding	198/257	12418/29107	2.40359e-29	2	198	1.06167e-25	47.0, 211.0, 291.0, 292.0, 309.0, 351.0, 377.0, 379.0, 506.0, 516.0, 533.0, 534.0, 599.0, 832.0, 898.0, 956.0, 1020.0, 1032.0, 1173.0, 1175.0, 1183.0, 1211.0, 1327.0, 1329.0, 1337.0, 1349.0, 1428.0, 1635.0, 1642.0, 1745.0, 1780.0, 1845.0, 1861.0, 2026.0, 2029.0, 2170.0, 2571.0, 2596.0, 2785.0, 2885.0, 3012.0, 3765.0, 3852.0, 4201.0, 4259.0, 4354.0, 4435.0, 4645.0, 4702.0, 4715.0, 4716.0, 4720.0, …
GO:0008137	MF	e	NADH dehydrogenase (ubiquinone) activity	7/257	42/29107	7.99047e-08	7	7	0.00017647	4695.0, 4702.0, 4715.0, 4716.0, 4720.0, 4722.0, 4725.0
GO:0015078	MF	e	proton transmembrane transporter activity	5/257	18/29107	4.02592e-07	6	5	0.000495954	291.0, 292.0, 516.0, 518.0, 533.0
GO:0031625	MF	e	ubiquitin protein ligase binding	14/257	296/29107	4.49132e-07	5	14	0.000495954	292.0, 4720.0, 4738.0, 7167.0, 7345.0, 7415.0, 9470.0, 10376.0, 10670.0, 23710.0, 65018.0, 80196.0, 135138.0, 203068.0
GO:0005525	MF	e	GTP binding	15/257	373/29107	1.34354e-06	8	15	0.00107865	309.0, 377.0, 379.0, 2794.0, 4830.0, 7277.0, 7280.0, 9343.0, 10376.0, 10670.0, 64792.0, 121268.0, 148252.0, 171177.0, 203068.0
GO:0003924	MF	e	GTPase activity	14/257	327/29107	1.46522e-06	7	14	0.00107865	377.0, 379.0, 2785.0, 2794.0, 7277.0, 7280.0, 9343.0, 10376.0, 10670.0, 64792.0, 121268.0, 148252.0, 171177.0, 203068.0
GO:0044877	MF	e	protein-containing complex binding	14/257	361/29107	4.6113e-06	2	14	0.00290973	599.0, 1211.0, 1642.0, 2571.0, 2885.0, 4702.0, 5816.0, 10134.0, 55845.0, 60673.0, 65018.0, 81565.0, 84262.0, 203068.0
GO:0003723	MF	e	RNA binding	30/257	1389/29107	9.50094e-06	4	30	0.00524571	292.0, 2885.0, 4809.0, 4830.0, 5315.0, 5478.0, 5710.0, 6301.0, 7415.0, 8365.0, 8367.0, 9343.0, 9470.0, 10248.0, 10360.0, 25804.0, 51081.0, 51154.0, 54460.0, 55147.0, 55178.0, 55272.0, 55651.0, 57062.0, 64949.0, 64960.0, 65003.0, 65005.0, 84881.0, 280636.0
GO:0004129	MF	e	cytochrome-c oxidase activity	4/257	18/29107	1.6482e-05	7	4	0.00808898	1327.0, 1329.0, 1337.0, 1349.0
GO:0042288	MF	e	MHC class I protein binding	4/257	20/29107	2.57361e-05	5	4	0.0106023	506.0, 7415.0, 10134.0, 203068.0
GO:0042802	MF	e	identical protein binding	30/257	1495/29107	2.64036e-05	3	30	0.0106023	211.0, 309.0, 351.0, 599.0, 1635.0, 1861.0, 2885.0, 3035.0, 4259.0, 4830.0, 5213.0, 5702.0, 5710.0, 5797.0, 5816.0, 6855.0, 7415.0, 8799.0, 9500.0, 10193.0, 10540.0, 27018.0, 55178.0, 55845.0, 56897.0, 60673.0, 79077.0, 81565.0, 112483.0, 197407.0
GO:0015207	MF	e	adenine transmembrane transporter activity	2/257	2/29107	7.76592e-05	5	2	0.0263862	291.0, 292.0
GO:0003880	MF	e	protein C-terminal carboxyl O-methyltransferase activity	2/257	2/29107	7.76592e-05	8	2	0.0263862	23463.0, 51451.0
