## Supplementary material for "Transcriptional and genetic sex differences for schizophrenia across the dorsolateral prefrontal cortex, hippocampus, and caudate nucleus": Data S4: GO_analysis_module_darkred.xlsx

### Sheet: Sheet1
GO	NS	enrichment	name	ratio_in_study	ratio_in_pop	p_uncorrected	depth	study_count	p_fdr_bh	study_items
GO:0043235	CC	e	receptor complex	11/126	209/29107	1.98509e-09	2	11	3.47788e-06	117.0, 558.0, 1956.0, 2047.0, 2261.0, 3693.0, 4853.0, 5787.0, 9283.0, 10461.0, 84059.0
GO:0005886	CC	e	plasma membrane	42/126	4502/29107	6.68067e-07	3	42	0.000585227	117.0, 477.0, 558.0, 1471.0, 1956.0, 2047.0, 2239.0, 2261.0, 3693.0, 4853.0, 4935.0, 5322.0, 5727.0, 5787.0, 6509.0, 6529.0, 6538.0, 8325.0, 9283.0, 10461.0, 10936.0, 23205.0, 23209.0, 23580.0, 54894.0, 56301.0, 57348.0, 57381.0, 60495.0, 81618.0, 81839.0, 84059.0, 84133.0, 84239.0, 84631.0, 116372.0, 147495.0, 154796.0, 284111.0, 286183.0, 344905.0, 375704.0
GO:0005887	CC	e	integral component of plasma membrane	18/126	1413/29107	3.85761e-05	4	18	0.0225285	117.0, 558.0, 1956.0, 2047.0, 2261.0, 4853.0, 5098.0, 5787.0, 6509.0, 6529.0, 6538.0, 10461.0, 10936.0, 54894.0, 56112.0, 56301.0, 84133.0, 147495.0
GO:0031012	CC	e	extracellular matrix	7/126	245/29107	9.91393e-05	3	7	0.043423	1463.0, 9865.0, 60495.0, 79148.0, 89932.0, 129080.0, 339366.0
GO:0005576	CC	e	extracellular region	20/126	1854/29107	0.000138611	2	20	0.0485693	230.0, 655.0, 1463.0, 1471.0, 2047.0, 2261.0, 4240.0, 4853.0, 5236.0, 5322.0, 5446.0, 25891.0, 55901.0, 60495.0, 89932.0, 116372.0, 129080.0, 339366.0, 375704.0, 390940.0
