## Supplementary material for "Transcriptional and genetic sex differences for schizophrenia across the dorsolateral prefrontal cortex, hippocampus, and caudate nucleus": Data S4: GO_analysis_module_green.xlsx

### Sheet: Sheet1
GO	NS	enrichment	name	ratio_in_study	ratio_in_pop	p_uncorrected	depth	study_count	p_fdr_bh	study_items
GO:0006357	BP	e	regulation of transcription by RNA polymerase II	93/797	1598/29107	7.45407e-12	10	93	9.24454e-08	1388.0, 1869.0, 1874.0, 1877.0, 2103.0, 2648.0, 3104.0, 3297.0, 3299.0, 3727.0, 4335.0, 4661.0, 4899.0, 5326.0, 5467.0, 5989.0, 6046.0, 6256.0, 6597.0, 6598.0, 6829.0, 6909.0, 7023.0, 7392.0, 7554.0, 7629.0, 7701.0, 7704.0, 7755.0, 7760.0, 7975.0, 7988.0, 8427.0, 9441.0, 9726.0, 10025.0, 10046.0, 10272.0, 10318.0, 10608.0, 10620.0, 10743.0, 22877.0, 23152.0, 23361.0, 25799.0, 26048.0, 29803.0, 51…
GO:0045944	BP	e	positive regulation of transcription by RNA polymerase II	65/797	1107/29107	9.02756e-09	11	65	5.59799e-05	207.0, 1025.0, 1388.0, 1855.0, 1856.0, 1857.0, 1869.0, 1874.0, 1877.0, 2103.0, 2648.0, 3054.0, 3297.0, 3299.0, 3727.0, 4302.0, 4899.0, 5187.0, 5326.0, 5467.0, 6256.0, 6597.0, 6598.0, 6666.0, 6829.0, 7023.0, 7376.0, 7392.0, 7469.0, 7593.0, 7629.0, 7704.0, 9759.0, 9889.0, 10014.0, 10272.0, 10318.0, 10620.0, 22877.0, 23135.0, 23361.0, 23558.0, 26993.0, 27043.0, 29109.0, 51157.0, 53635.0, 55683.0, 56…
GO:0006281	BP	e	DNA repair	20/797	235/29107	8.42041e-06	7	20	0.020886	1025.0, 1454.0, 2067.0, 2189.0, 3297.0, 5883.0, 7517.0, 8438.0, 10155.0, 11284.0, 51149.0, 51343.0, 51750.0, 55135.0, 55929.0, 65123.0, 79447.0, 80198.0, 84464.0, 84939.0
GO:0045893	BP	e	positive regulation of transcription, DNA-templated	38/797	637/29107	1.06206e-05	10	38	0.0219528	207.0, 1857.0, 1869.0, 2103.0, 2648.0, 3054.0, 3104.0, 5467.0, 5606.0, 5609.0, 6256.0, 6597.0, 7023.0, 7041.0, 7376.0, 7704.0, 7862.0, 8312.0, 9112.0, 9441.0, 9757.0, 9759.0, 9830.0, 9862.0, 10025.0, 10155.0, 10743.0, 23558.0, 30827.0, 57658.0, 59269.0, 79831.0, 81603.0, 84289.0, 84662.0, 84838.0, 84905.0, 221937.0
GO:0006338	BP	e	chromatin remodeling	12/797	105/29107	3.10904e-05	5	12	0.0436477	60.0, 2648.0, 3054.0, 6046.0, 6597.0, 6598.0, 8242.0, 9759.0, 10014.0, 23030.0, 23135.0, 53615.0
GO:0044154	BP	e	histone H3-K14 acetylation	4/797	8/29107	3.57703e-05	13	4	0.0436477	2648.0, 7862.0, 23774.0, 84289.0
GO:0008637	BP	e	apoptotic mitochondrial changes	5/797	15/29107	3.63257e-05	6	5	0.0436477	207.0, 487.0, 581.0, 598.0, 84883.0
GO:0009888	BP	e	tissue development	7/797	35/29107	3.87135e-05	3	7	0.0436477	2548.0, 3911.0, 4917.0, 10319.0, 53615.0, 126147.0, 375790.0
GO:0007186	BP	p	G protein-coupled receptor signaling pathway	5/797	880/29107	4.39118e-06	5	5	0.0154516	207.0, 2788.0, 5032.0, 8786.0, 131601.0
GO:0035195	BP	p	gene silencing by miRNA	1/797	557/29107	4.98359e-06	9	1	0.0154516	693233.0
GO:0050911	BP	p	detection of chemical stimulus involved in sensory perception of smell	0/797	401/29107	3.29836e-05	5	0	0.0436477
GO:0005654	CC	e	nucleoplasm	245/797	3805/29107	9.46044e-40	2	245	1.65747e-36	37.0, 60.0, 207.0, 208.0, 790.0, 1025.0, 1186.0, 1196.0, 1453.0, 1454.0, 1468.0, 1677.0, 1788.0, 1797.0, 1819.0, 1856.0, 1869.0, 1874.0, 1877.0, 2048.0, 2067.0, 2103.0, 2189.0, 2648.0, 2972.0, 2975.0, 3054.0, 3297.0, 3727.0, 4123.0, 4152.0, 4335.0, 4661.0, 4795.0, 4854.0, 4899.0, 5187.0, 5347.0, 5426.0, 5467.0, 5531.0, 5606.0, 5883.0, 5989.0, 6046.0, 6256.0, 6597.0, 6598.0, 6621.0, 6666.0, 6829.0…
GO:0005634	CC	e	nucleus	274/797	5386/29107	3.88683e-27	5	274	3.40487e-24	60.0, 207.0, 208.0, 396.0, 581.0, 790.0, 984.0, 1025.0, 1196.0, 1388.0, 1453.0, 1454.0, 1468.0, 1677.0, 1788.0, 1797.0, 1819.0, 1852.0, 1856.0, 1869.0, 1978.0, 2103.0, 2260.0, 2275.0, 2539.0, 2648.0, 2972.0, 3054.0, 3104.0, 3297.0, 3299.0, 3911.0, 4035.0, 4152.0, 4302.0, 4661.0, 4795.0, 4899.0, 4957.0, 5187.0, 5326.0, 5347.0, 5426.0, 5467.0, 5609.0, 5883.0, 6046.0, 6256.0, 6499.0, 6597.0, 6598.0,…
GO:0005829	CC	e	cytosol	245/797	5293/29107	2.9823e-18	2	245	1.74166e-15	50.0, 60.0, 207.0, 208.0, 396.0, 547.0, 581.0, 598.0, 790.0, 883.0, 1384.0, 1445.0, 1453.0, 1454.0, 1677.0, 1760.0, 1797.0, 1819.0, 1852.0, 1855.0, 1856.0, 1857.0, 1978.0, 2048.0, 2103.0, 2189.0, 2194.0, 2260.0, 2539.0, 2580.0, 2592.0, 2671.0, 2875.0, 2889.0, 3257.0, 3297.0, 3705.0, 4123.0, 4215.0, 4358.0, 4524.0, 4597.0, 4661.0, 4795.0, 4854.0, 4899.0, 4957.0, 5091.0, 5187.0, 5335.0, 5339.0, 534…
GO:0016020	CC	e	membrane	112/797	2121/29107	1.73538e-11	2	112	7.60098e-09	60.0, 396.0, 581.0, 790.0, 1025.0, 1186.0, 1819.0, 2194.0, 2539.0, 2548.0, 2580.0, 2975.0, 3054.0, 3268.0, 3338.0, 3995.0, 4035.0, 4245.0, 5339.0, 5606.0, 6158.0, 6305.0, 6339.0, 6597.0, 7249.0, 7297.0, 7841.0, 7916.0, 7917.0, 8140.0, 8260.0, 8310.0, 8602.0, 8642.0, 8733.0, 8904.0, 9099.0, 9361.0, 9672.0, 9810.0, 9894.0, 9904.0, 10025.0, 10113.0, 10139.0, 10188.0, 10319.0, 10489.0, 10514.0, 10809…
GO:0005794	CC	e	Golgi apparatus	57/797	988/29107	1.4568e-07	5	57	4.78781e-05	41.0, 1388.0, 1453.0, 2194.0, 2580.0, 2592.0, 3801.0, 4035.0, 4245.0, 4917.0, 6811.0, 7249.0, 8216.0, 9463.0, 9909.0, 9919.0, 10014.0, 10046.0, 10139.0, 10272.0, 10297.0, 10317.0, 10841.0, 11070.0, 22937.0, 23094.0, 23274.0, 23315.0, 26088.0, 26229.0, 27040.0, 29800.0, 29952.0, 50488.0, 51006.0, 51112.0, 51150.0, 53349.0, 54795.0, 54867.0, 55315.0, 55627.0, 55898.0, 56623.0, 79039.0, 84174.0, 842…
GO:0005737	CC	e	cytoplasm	186/797	4724/29107	1.63966e-07	2	186	4.78781e-05	60.0, 207.0, 290.0, 314.0, 581.0, 598.0, 790.0, 883.0, 984.0, 1445.0, 1453.0, 1454.0, 1788.0, 1819.0, 1852.0, 1856.0, 1869.0, 1874.0, 1877.0, 1978.0, 2067.0, 2103.0, 2194.0, 2539.0, 2580.0, 2592.0, 2767.0, 2889.0, 3054.0, 3257.0, 3297.0, 4152.0, 4215.0, 4358.0, 5091.0, 5187.0, 5335.0, 5339.0, 5347.0, 5609.0, 6046.0, 6261.0, 6305.0, 6650.0, 6895.0, 6904.0, 7249.0, 7297.0, 7376.0, 7517.0, 7862.0, 7…
GO:0043231	CC	e	intracellular membrane-bounded organelle	49/797	847/29107	9.95134e-07	4	49	0.00024074	208.0, 1186.0, 1819.0, 2539.0, 2548.0, 2580.0, 2889.0, 5989.0, 6598.0, 7392.0, 7917.0, 8140.0, 9080.0, 9112.0, 9146.0, 9711.0, 10514.0, 11033.0, 22994.0, 23152.0, 23295.0, 26088.0, 26504.0, 27087.0, 29886.0, 29952.0, 30846.0, 54896.0, 54978.0, 54982.0, 55315.0, 55683.0, 55697.0, 56848.0, 56949.0, 57658.0, 79058.0, 81926.0, 84174.0, 84219.0, 84232.0, 91949.0, 114879.0, 114881.0, 124930.0, 126789.0…
GO:0005789	CC	e	endoplasmic reticulum membrane	54/797	974/29107	1.09927e-06	4	54	0.00024074	487.0, 581.0, 1388.0, 1760.0, 3995.0, 4854.0, 6305.0, 6811.0, 7086.0, 7841.0, 8408.0, 8733.0, 9632.0, 9919.0, 10113.0, 10195.0, 10585.0, 10869.0, 10908.0, 10945.0, 10998.0, 22937.0, 23130.0, 25956.0, 26086.0, 27087.0, 29800.0, 53349.0, 54788.0, 54867.0, 54872.0, 54956.0, 54982.0, 55627.0, 55716.0, 56926.0, 57104.0, 57130.0, 57190.0, 57540.0, 64598.0, 81490.0, 81502.0, 84270.0, 91289.0, 91304.0, 1…
GO:0016607	CC	e	nuclear speck	29/797	411/29107	3.95128e-06	3	29	0.000769183	1196.0, 3299.0, 4152.0, 6046.0, 7704.0, 8175.0, 8178.0, 8859.0, 9739.0, 9759.0, 9904.0, 9907.0, 10014.0, 10919.0, 11338.0, 23067.0, 23774.0, 25766.0, 26051.0, 26993.0, 30827.0, 54540.0, 54815.0, 55898.0, 58509.0, 81926.0, 84662.0, 91647.0, 146705.0
GO:0000785	CC	e	chromatin	51/797	984/29107	1.50773e-05	2	51	0.00254478	60.0, 1388.0, 1677.0, 1857.0, 1869.0, 1874.0, 2103.0, 2648.0, 3297.0, 3299.0, 3727.0, 4152.0, 4335.0, 4661.0, 5347.0, 5467.0, 5989.0, 6046.0, 6256.0, 6597.0, 6598.0, 6666.0, 6909.0, 7023.0, 7376.0, 7392.0, 7515.0, 7975.0, 9739.0, 9889.0, 10155.0, 10608.0, 10919.0, 22877.0, 23152.0, 23309.0, 23558.0, 25946.0, 26013.0, 26993.0, 51157.0, 51780.0, 53615.0, 55806.0, 83463.0, 84330.0, 84464.0, 84619.0,…
GO:0005765	CC	e	lysosomal membrane	24/797	331/29107	1.68957e-05	7	24	0.00254478	290.0, 1186.0, 1509.0, 2548.0, 2767.0, 4035.0, 8131.0, 8140.0, 29988.0, 54896.0, 54978.0, 55315.0, 56848.0, 56928.0, 57521.0, 58986.0, 83985.0, 84219.0, 84286.0, 89845.0, 114790.0, 124997.0, 126321.0, 284129.0
GO:0005739	CC	e	mitochondrion	63/797	1307/29107	1.743e-05	5	63	0.00254478	37.0, 50.0, 207.0, 487.0, 581.0, 598.0, 883.0, 1384.0, 1468.0, 2189.0, 2671.0, 4358.0, 5091.0, 5428.0, 5442.0, 6256.0, 6687.0, 7023.0, 7352.0, 7517.0, 7755.0, 8192.0, 8733.0, 9361.0, 9812.0, 10469.0, 11000.0, 11132.0, 11194.0, 11284.0, 23098.0, 26024.0, 26164.0, 53349.0, 54949.0, 54978.0, 55260.0, 55527.0, 55687.0, 56848.0, 56997.0, 57176.0, 79671.0, 80726.0, 83637.0, 83642.0, 83858.0, 84270.0, 8…
GO:0035097	CC	e	histone methyltransferase complex	6/797	24/29107	3.6501e-05	5	6	0.00491921	3054.0, 9739.0, 9757.0, 23067.0, 30827.0, 79447.0
GO:0000123	CC	e	histone acetyltransferase complex	6/797	25/29107	4.69184e-05	6	6	0.00587151	2648.0, 3054.0, 7862.0, 55683.0, 84289.0, 284058.0
GO:0016604	CC	e	nuclear body	22/797	321/29107	8.62465e-05	2	22	0.0100736	1196.0, 1856.0, 6305.0, 6895.0, 7086.0, 7089.0, 7469.0, 7704.0, 8178.0, 8189.0, 9894.0, 10046.0, 22888.0, 29855.0, 50628.0, 54487.0, 55135.0, 63977.0, 65057.0, 84256.0, 199990.0, 253980.0
GO:0048188	CC	e	Set1C/COMPASS complex	4/797	12/29107	0.000231706	6	4	0.0253718	3054.0, 9739.0, 23067.0, 30827.0
GO:0032991	CC	e	protein-containing complex	34/797	643/29107	0.000316149	1	34	0.0325819	60.0, 207.0, 208.0, 790.0, 1677.0, 1869.0, 1978.0, 3054.0, 5428.0, 5442.0, 6597.0, 6598.0, 7704.0, 8438.0, 8786.0, 10155.0, 10998.0, 22937.0, 26086.0, 26088.0, 26151.0, 26504.0, 51025.0, 53615.0, 54531.0, 55698.0, 56926.0, 64175.0, 64599.0, 79091.0, 80139.0, 81890.0, 115703.0, 348180.0
GO:0005783	CC	e	endoplasmic reticulum	48/797	1036/29107	0.000432821	5	48	0.0421279	581.0, 598.0, 1384.0, 7841.0, 8733.0, 9919.0, 10195.0, 10317.0, 10585.0, 10841.0, 10908.0, 10945.0, 10998.0, 11000.0, 22937.0, 23218.0, 23295.0, 29800.0, 51150.0, 51293.0, 53349.0, 54788.0, 54795.0, 54867.0, 54872.0, 54956.0, 54982.0, 55627.0, 55666.0, 55697.0, 55959.0, 56848.0, 56963.0, 57540.0, 64175.0, 64374.0, 81502.0, 84243.0, 84514.0, 91252.0, 91304.0, 118424.0, 128637.0, 254359.0, 284129.0…
GO:0005515	MF	e	protein binding	554/797	12418/29107	4.04141e-54	2	554	1.78509e-50	37.0, 41.0, 60.0, 207.0, 208.0, 314.0, 396.0, 410.0, 487.0, 547.0, 581.0, 598.0, 883.0, 984.0, 1025.0, 1186.0, 1196.0, 1294.0, 1388.0, 1445.0, 1453.0, 1454.0, 1468.0, 1509.0, 1677.0, 1731.0, 1760.0, 1788.0, 1819.0, 1852.0, 1855.0, 1856.0, 1857.0, 1869.0, 1874.0, 1877.0, 1978.0, 2048.0, 2067.0, 2189.0, 2194.0, 2260.0, 2275.0, 2539.0, 2580.0, 2592.0, 2648.0, 2671.0, 2767.0, 2788.0, 2889.0, 2972.0, …
GO:0046872	MF	e	metal ion binding	139/797	2297/29107	6.00578e-19	4	139	1.32638e-15	208.0, 1445.0, 1760.0, 1788.0, 1819.0, 1877.0, 2275.0, 2767.0, 2972.0, 3104.0, 3268.0, 3674.0, 3750.0, 4123.0, 4215.0, 4302.0, 5091.0, 5326.0, 5531.0, 5986.0, 6448.0, 6650.0, 7041.0, 7593.0, 7629.0, 7701.0, 7704.0, 7760.0, 7862.0, 8438.0, 9099.0, 9146.0, 9463.0, 9726.0, 9810.0, 9889.0, 10014.0, 10101.0, 10188.0, 10585.0, 10743.0, 10869.0, 11033.0, 22888.0, 23030.0, 23113.0, 23135.0, 23144.0, 2326…
GO:0000978	MF	e	RNA polymerase II cis-regulatory region sequence-specific DNA binding	77/797	1178/29107	1.88663e-12	9	77	2.77775e-09	1025.0, 1388.0, 1788.0, 1869.0, 1874.0, 1877.0, 2103.0, 3104.0, 3297.0, 3299.0, 3727.0, 4335.0, 4661.0, 4899.0, 5187.0, 5467.0, 5989.0, 6256.0, 6666.0, 6909.0, 7023.0, 7376.0, 7392.0, 7554.0, 7593.0, 7629.0, 7704.0, 7755.0, 7760.0, 7975.0, 7988.0, 9112.0, 9569.0, 9726.0, 9759.0, 10014.0, 10608.0, 22877.0, 23135.0, 23361.0, 23558.0, 25799.0, 26048.0, 51157.0, 51545.0, 54753.0, 54862.0, 55311.0, 57…
GO:0003677	MF	e	DNA binding	57/797	921/29107	1.30415e-08	4	57	1.44011e-05	1025.0, 1677.0, 1788.0, 1869.0, 1874.0, 2067.0, 2975.0, 3297.0, 4152.0, 5426.0, 5428.0, 5467.0, 6597.0, 6598.0, 6621.0, 6666.0, 6909.0, 7023.0, 7156.0, 7376.0, 7554.0, 7704.0, 7862.0, 8242.0, 8438.0, 8629.0, 8940.0, 9191.0, 10113.0, 10155.0, 10620.0, 23144.0, 25946.0, 26015.0, 26993.0, 27245.0, 27343.0, 29800.0, 29803.0, 29855.0, 51750.0, 53615.0, 54039.0, 57585.0, 57592.0, 63922.0, 80198.0, 8023…
GO:0005524	MF	e	ATP binding	75/797	1458/29107	1.58378e-07	8	75	0.00011855	60.0, 207.0, 208.0, 487.0, 547.0, 790.0, 984.0, 1025.0, 1186.0, 1196.0, 1445.0, 1453.0, 1454.0, 1760.0, 2048.0, 2260.0, 2580.0, 3705.0, 3801.0, 4215.0, 4597.0, 5091.0, 5347.0, 5606.0, 5609.0, 6261.0, 6499.0, 6597.0, 6687.0, 7297.0, 7517.0, 8408.0, 8438.0, 8449.0, 8558.0, 8859.0, 9361.0, 10101.0, 10188.0, 10469.0, 10922.0, 10998.0, 11000.0, 11194.0, 11269.0, 11284.0, 23113.0, 25981.0, 30846.0, 504…
GO:0005096	MF	e	GTPase activator activity	24/797	256/29107	1.87876e-07	5	24	0.00011855	396.0, 3268.0, 6904.0, 7249.0, 8131.0, 8498.0, 8786.0, 10113.0, 11033.0, 23061.0, 23094.0, 25771.0, 26000.0, 51291.0, 54662.0, 55160.0, 55738.0, 79735.0, 92154.0, 115703.0, 115704.0, 116983.0, 128637.0, 414189.0
GO:0008270	MF	e	zinc ion binding	47/797	810/29107	1.65228e-06	6	47	0.000912263	290.0, 790.0, 2103.0, 2592.0, 4152.0, 4324.0, 4661.0, 5426.0, 5467.0, 6051.0, 6256.0, 6687.0, 7156.0, 7376.0, 7554.0, 7755.0, 7988.0, 8175.0, 8242.0, 8427.0, 9112.0, 9509.0, 9632.0, 9757.0, 9759.0, 9830.0, 10155.0, 10919.0, 11093.0, 23053.0, 23174.0, 23549.0, 25792.0, 25946.0, 26013.0, 30827.0, 50626.0, 53349.0, 54815.0, 57140.0, 81603.0, 83637.0, 84678.0, 85446.0, 142678.0, 728294.0, 728489.0
GO:0003723	MF	e	RNA binding	67/797	1389/29107	9.51738e-06	4	67	0.00467092	984.0, 1454.0, 1819.0, 2194.0, 4035.0, 5339.0, 5442.0, 6158.0, 6499.0, 6597.0, 6829.0, 6949.0, 7916.0, 8175.0, 8449.0, 8568.0, 8602.0, 8940.0, 9739.0, 9875.0, 9889.0, 9904.0, 10155.0, 10514.0, 10607.0, 10922.0, 11269.0, 11338.0, 23067.0, 23264.0, 25766.0, 25946.0, 26024.0, 26093.0, 26993.0, 27037.0, 27043.0, 29803.0, 54039.0, 54555.0, 54606.0, 55135.0, 55192.0, 55226.0, 55621.0, 56257.0, 56342.0,…
GO:0000981	MF	e	DNA-binding transcription factor activity, RNA polymerase II-specific	61/797	1242/29107	1.11358e-05	3	61	0.00491869	1388.0, 1869.0, 1874.0, 2103.0, 3297.0, 3299.0, 3727.0, 4335.0, 4661.0, 4899.0, 5326.0, 5467.0, 5989.0, 6256.0, 6666.0, 6909.0, 7023.0, 7376.0, 7392.0, 7554.0, 7593.0, 7629.0, 7701.0, 7755.0, 7760.0, 7975.0, 8427.0, 9569.0, 9726.0, 9889.0, 10608.0, 22877.0, 23152.0, 25799.0, 26048.0, 51157.0, 54753.0, 54862.0, 55311.0, 57693.0, 58525.0, 59269.0, 65982.0, 79724.0, 79797.0, 83463.0, 84330.0, 84619.…
GO:0070182	MF	e	DNA polymerase binding	6/797	21/29107	1.57855e-05	4	6	0.00633858	6597.0, 9361.0, 51750.0, 55226.0, 65057.0, 286257.0
GO:0008013	MF	e	beta-catenin binding	11/797	85/29107	2.04579e-05	3	11	0.0075302	1855.0, 1857.0, 8312.0, 9231.0, 9351.0, 9739.0, 10076.0, 10297.0, 23135.0, 57658.0, 283149.0
GO:0045322	MF	e	unmethylated CpG binding	4/797	8/29107	3.57703e-05	6	4	0.0112855	4152.0, 9757.0, 30827.0, 84678.0
GO:0042802	MF	e	identical protein binding	68/797	1495/29107	4.24146e-05	3	68	0.0124897	37.0, 60.0, 207.0, 547.0, 581.0, 598.0, 790.0, 1196.0, 1445.0, 1677.0, 1731.0, 1788.0, 1855.0, 1856.0, 2048.0, 2194.0, 2260.0, 2539.0, 3054.0, 3104.0, 3297.0, 3299.0, 3674.0, 4854.0, 5091.0, 5347.0, 6256.0, 6895.0, 7704.0, 7988.0, 8192.0, 8312.0, 8379.0, 8408.0, 8904.0, 9080.0, 9099.0, 9351.0, 9361.0, 9463.0, 9672.0, 9759.0, 9889.0, 10014.0, 10188.0, 10318.0, 10489.0, 11070.0, 23549.0, 26013.0, 2…
GO:0043565	MF	e	sequence-specific DNA binding	19/797	246/29107	5.36549e-05	5	19	0.0148121	1869.0, 2103.0, 3297.0, 5326.0, 5442.0, 6256.0, 6909.0, 7023.0, 7392.0, 7629.0, 7975.0, 9361.0, 9759.0, 10514.0, 54815.0, 57658.0, 84619.0, 126208.0, 100131017.0
GO:0000976	MF	e	transcription cis-regulatory region binding	17/797	211/29107	7.77781e-05	7	17	0.0202086	1388.0, 3104.0, 3297.0, 3727.0, 5187.0, 6256.0, 6666.0, 7023.0, 7593.0, 7975.0, 9759.0, 9889.0, 10014.0, 57658.0, 63925.0, 84662.0, 221937.0
GO:0004177	MF	e	aminopeptidase activity	6/797	28/29107	9.30586e-05	5	6	0.0228356	290.0, 6051.0, 23549.0, 29952.0, 79831.0, 100137047.0
GO:0003682	MF	e	chromatin binding	26/797	418/29107	0.000110674	2	26	0.0257287	1025.0, 1788.0, 2648.0, 3054.0, 4152.0, 4335.0, 5426.0, 5428.0, 6046.0, 6829.0, 7469.0, 8888.0, 9112.0, 10155.0, 23309.0, 26013.0, 27043.0, 29781.0, 51149.0, 51564.0, 57585.0, 57597.0, 79831.0, 84289.0, 84629.0, 90378.0
GO:0003700	MF	e	DNA-binding transcription factor activity	27/797	444/29107	0.000165427	2	27	0.0365346	1388.0, 1869.0, 1874.0, 1877.0, 2103.0, 3104.0, 3297.0, 3299.0, 4335.0, 4661.0, 5326.0, 5467.0, 6256.0, 7392.0, 7593.0, 7975.0, 7988.0, 9569.0, 51545.0, 84619.0, 90485.0, 140467.0, 147807.0, 221937.0, 286075.0, 100289678.0, 100507290.0
GO:0004930	MF	p	G protein-coupled receptor activity	1/797	684/29107	1.64431e-07	4	1	0.00011855	131601.0
GO:0004984	MF	p	olfactory receptor activity	0/797	399/29107	3.21236e-05	4	0	0.0109146
