## Supplementary material for "Transcriptional and genetic sex differences for schizophrenia across the dorsolateral prefrontal cortex, hippocampus, and caudate nucleus": Data S4: GO_analysis_module_grey60.xlsx

### Sheet: Sheet1
GO	NS	enrichment	name	ratio_in_study	ratio_in_pop	p_uncorrected	depth	study_count	p_fdr_bh	study_items
GO:0006412	BP	e	translation	12/206	195/29107	1.64953e-08	7	12	0.000204575	1725.0, 6171.0, 6183.0, 10573.0, 51253.0, 51264.0, 55168.0, 64928.0, 64963.0, 64979.0, 64981.0, 128308.0
GO:0032543	BP	e	mitochondrial translation	5/206	37/29107	6.13193e-06	8	5	0.0380241	6183.0, 51069.0, 55168.0, 64963.0, 65993.0
GO:0005743	CC	e	mitochondrial inner membrane	30/206	404/29107	7.37212e-22	5	30	1.29159e-18	1340.0, 1351.0, 1537.0, 2021.0, 4696.0, 4713.0, 4726.0, 5245.0, 6183.0, 6389.0, 7384.0, 10245.0, 10573.0, 11331.0, 26517.0, 26519.0, 51069.0, 51253.0, 51264.0, 55168.0, 64928.0, 64963.0, 64979.0, 64981.0, 65993.0, 84277.0, 116541.0, 125988.0, 128308.0, 192286.0
GO:0005654	CC	e	nucleoplasm	78/206	3805/29107	2.21415e-19	2	78	1.9396e-16	231.0, 322.0, 439.0, 2071.0, 2224.0, 3265.0, 3276.0, 3692.0, 3704.0, 4282.0, 4350.0, 4913.0, 5245.0, 5432.0, 5441.0, 5499.0, 5571.0, 5691.0, 5692.0, 5694.0, 5704.0, 5714.0, 6633.0, 6749.0, 6835.0, 6923.0, 6944.0, 6945.0, 7314.0, 7355.0, 7389.0, 7391.0, 8270.0, 8294.0, 8341.0, 8350.0, 8721.0, 9049.0, 9277.0, 10084.0, 10204.0, 10445.0, 10488.0, 10916.0, 11047.0, 23070.0, 23587.0, 25906.0, 26017.0, …
GO:0005739	CC	e	mitochondrion	42/206	1307/29107	1.28024e-16	5	42	7.47658e-14	1340.0, 1351.0, 1537.0, 1892.0, 2879.0, 4696.0, 4713.0, 4728.0, 4817.0, 4913.0, 5018.0, 5245.0, 5692.0, 6389.0, 7314.0, 7384.0, 9158.0, 10456.0, 10573.0, 11331.0, 26517.0, 26519.0, 26995.0, 27166.0, 27429.0, 51069.0, 51142.0, 51253.0, 51264.0, 55168.0, 55794.0, 64928.0, 64963.0, 64979.0, 64981.0, 65993.0, 90480.0, 116541.0, 125988.0, 128240.0, 128308.0, 192286.0
GO:0005829	CC	e	cytosol	87/206	5293/29107	8.96147e-16	2	87	3.92512e-13	14.0, 191.0, 231.0, 445.0, 826.0, 1072.0, 1725.0, 1984.0, 2021.0, 2224.0, 2597.0, 2879.0, 2937.0, 2987.0, 3265.0, 3276.0, 3692.0, 3704.0, 3956.0, 4282.0, 4350.0, 5432.0, 5441.0, 5499.0, 5571.0, 5691.0, 5692.0, 5694.0, 5704.0, 5714.0, 6171.0, 6633.0, 6903.0, 6923.0, 6945.0, 7314.0, 7389.0, 8341.0, 8721.0, 9049.0, 9513.0, 9784.0, 10005.0, 10093.0, 10120.0, 10204.0, 10244.0, 10488.0, 10573.0, 10591.…
GO:0005762	CC	e	mitochondrial large ribosomal subunit	10/206	54/29107	4.61994e-12	6	10	1.61883e-09	10573.0, 51069.0, 51253.0, 51264.0, 55168.0, 64928.0, 64979.0, 64981.0, 116541.0, 128308.0
GO:0000502	CC	e	proteasome complex	6/206	53/29107	2.03295e-06	5	6	0.000593621	5691.0, 5692.0, 5694.0, 5704.0, 5714.0, 11047.0
GO:0005634	CC	e	nucleus	66/206	5386/29107	3.23928e-06	5	66	0.000810745	191.0, 322.0, 445.0, 1072.0, 1537.0, 1984.0, 2021.0, 2071.0, 2597.0, 2879.0, 3276.0, 3692.0, 3956.0, 4817.0, 4913.0, 5245.0, 5432.0, 5441.0, 5499.0, 5571.0, 5691.0, 5692.0, 5694.0, 5704.0, 5714.0, 6633.0, 6944.0, 6945.0, 7314.0, 7391.0, 8270.0, 8294.0, 8341.0, 8350.0, 8721.0, 9158.0, 9278.0, 9513.0, 9552.0, 10084.0, 10093.0, 10445.0, 10488.0, 10589.0, 10591.0, 10916.0, 11331.0, 23070.0, 23587.0, …
GO:0070062	CC	e	extracellular exosome	35/206	2169/29107	5.78345e-06	6	35	0.00126658	191.0, 231.0, 439.0, 445.0, 826.0, 1072.0, 1652.0, 2597.0, 2629.0, 2879.0, 2937.0, 3692.0, 3956.0, 4282.0, 5245.0, 5499.0, 5691.0, 5692.0, 5694.0, 6633.0, 7314.0, 8294.0, 8341.0, 8350.0, 10093.0, 10120.0, 10204.0, 10591.0, 11140.0, 29105.0, 51596.0, 84313.0, 128240.0, 553115.0, 100037417.0
GO:0005761	CC	e	mitochondrial ribosome	4/206	24/29107	2.31711e-05	7	4	0.00451065	6183.0, 10573.0, 51253.0, 64981.0
GO:0005758	CC	e	mitochondrial intermembrane space	6/206	84/29107	3.00045e-05	6	6	0.00525678	4713.0, 10456.0, 26519.0, 27166.0, 27429.0, 51142.0
GO:0005763	CC	e	mitochondrial small ribosomal subunit	4/206	28/29107	4.36688e-05	6	4	0.00695526	6183.0, 55168.0, 64963.0, 65993.0
GO:0035632	CC	e	mitochondrial prohibitin complex	2/206	2/29107	4.98472e-05	4	2	0.0072777	5245.0, 11331.0
GO:0019774	CC	e	proteasome core complex, beta-subunit complex	3/206	11/29107	5.52822e-05	2	3	0.00745034	5691.0, 5692.0, 5694.0
GO:0005839	CC	e	proteasome core complex	3/206	20/29107	0.000364406	2	3	0.0433975	5691.0, 5692.0, 5694.0
GO:0005747	CC	e	mitochondrial respiratory chain complex I	4/206	48/29107	0.000371554	6	4	0.0433975	4696.0, 4713.0, 4726.0, 4728.0
GO:0005680	CC	e	anaphase-promoting complex	3/206	21/29107	0.000422929	6	3	0.0463107	25906.0, 27338.0, 51529.0
GO:0042719	CC	e	mitochondrial intermembrane space protein transporter complex	2/206	5/29107	0.000491521	3	2	0.0478414	26517.0, 26519.0
GO:0071986	CC	e	Ragulator complex	2/206	5/29107	0.000491521	4	2	0.0478414	28956.0, 389541.0
GO:0005515	MF	e	protein binding	176/206	12418/29107	3.86685e-37	2	176	1.70799e-33	14.0, 191.0, 231.0, 322.0, 439.0, 445.0, 826.0, 1072.0, 1351.0, 1537.0, 1650.0, 1725.0, 1892.0, 1984.0, 2021.0, 2071.0, 2224.0, 2597.0, 2629.0, 2879.0, 2937.0, 2987.0, 3163.0, 3265.0, 3276.0, 3489.0, 3692.0, 3956.0, 4282.0, 4350.0, 4696.0, 4713.0, 4728.0, 4913.0, 5018.0, 5245.0, 5432.0, 5441.0, 5499.0, 5571.0, 5691.0, 5692.0, 5694.0, 5704.0, 5714.0, 6171.0, 6183.0, 6389.0, 6633.0, 6746.0, 6749.0,…
GO:0003735	MF	e	structural constituent of ribosome	14/206	164/29107	1.3191e-11	2	14	2.91322e-08	6171.0, 6183.0, 10573.0, 51069.0, 51253.0, 51264.0, 55168.0, 64928.0, 64963.0, 64979.0, 64981.0, 65993.0, 116541.0, 128308.0
GO:0003723	MF	e	RNA binding	31/206	1389/29107	1.48091e-08	4	31	2.1804e-05	445.0, 1984.0, 2224.0, 3276.0, 3956.0, 6171.0, 6183.0, 6633.0, 6749.0, 8294.0, 8721.0, 9277.0, 9513.0, 10573.0, 26017.0, 26995.0, 27079.0, 29105.0, 51069.0, 51253.0, 51264.0, 54913.0, 55505.0, 55794.0, 56915.0, 64928.0, 64963.0, 79002.0, 79033.0, 116541.0, 553115.0
GO:0050178	MF	e	phenylpyruvate tautomerase activity	3/206	3/29107	3.49385e-07	5	3	0.000385808	1652.0, 4282.0, 100037417.0
GO:0042802	MF	e	identical protein binding	28/206	1495/29107	2.61276e-06	3	28	0.00230811	191.0, 445.0, 1725.0, 2597.0, 2879.0, 2937.0, 3276.0, 3489.0, 3704.0, 3956.0, 4282.0, 7391.0, 9513.0, 10126.0, 10204.0, 10488.0, 10567.0, 10589.0, 10591.0, 10682.0, 11331.0, 23647.0, 27429.0, 80308.0, 124790.0, 128240.0, 256281.0, 553115.0
GO:0046982	MF	e	protein heterodimerization activity	12/206	326/29107	4.03765e-06	4	12	0.00297238	5245.0, 6945.0, 7391.0, 8294.0, 8341.0, 8350.0, 9513.0, 10589.0, 11331.0, 51504.0, 85236.0, 553115.0
