## Supplementary material for "Transcriptional and genetic sex differences for schizophrenia across the dorsolateral prefrontal cortex, hippocampus, and caudate nucleus": Data S4: GO_analysis_module_grey.xlsx

### Sheet: Sheet1
GO	NS	enrichment	name	ratio_in_study	ratio_in_pop	p_uncorrected	depth	study_count	p_fdr_bh	study_items
GO:0042574	BP	e	retinal metabolic process	14/4129	19/29107	7.51874e-09	9	14	4.66237e-05	24.0, 220.0, 1545.0, 1645.0, 6121.0, 8854.0, 10901.0, 53630.0, 64577.0, 83875.0, 147015.0, 317749.0, 339761.0, 728635.0
GO:0006357	BP	e	regulation of transcription by RNA polymerase II	307/4129	1598/29107	1.237e-08	10	307	5.11376e-05	367.0, 405.0, 466.0, 468.0, 639.0, 687.0, 860.0, 1106.0, 1164.0, 1390.0, 1875.0, 1879.0, 1958.0, 1959.0, 2099.0, 2100.0, 2113.0, 2117.0, 2118.0, 2119.0, 2296.0, 2297.0, 2298.0, 2300.0, 2302.0, 2305.0, 2307.0, 2354.0, 2521.0, 2735.0, 2966.0, 3068.0, 3090.0, 3164.0, 3172.0, 3175.0, 3196.0, 3280.0, 3624.0, 3664.0, 4084.0, 4092.0, 4149.0, 4223.0, 4487.0, 4488.0, 4610.0, 4824.0, 4901.0, 4929.0, 5316.0…
GO:0007156	BP	e	homophilic cell adhesion via plasma membrane adhesion molecules	50/4129	166/29107	1.29763e-07	5	50	0.000402331	1009.0, 1823.0, 1828.0, 1829.0, 2196.0, 8641.0, 9620.0, 9708.0, 9752.0, 26167.0, 27253.0, 29930.0, 51294.0, 54510.0, 54538.0, 54798.0, 56101.0, 56102.0, 56104.0, 56105.0, 56106.0, 56108.0, 56109.0, 56110.0, 56114.0, 56121.0, 56127.0, 56128.0, 56129.0, 56130.0, 56131.0, 56132.0, 56133.0, 56136.0, 56139.0, 56140.0, 56141.0, 56144.0, 56145.0, 56146.0, 56147.0, 57717.0, 64072.0, 65217.0, 83259.0, 838…
GO:0007155	BP	e	cell adhesion	111/4129	488/29107	2.7966e-07	2	111	0.000621657	88.0, 176.0, 324.0, 660.0, 948.0, 1009.0, 1285.0, 1292.0, 1293.0, 1306.0, 1364.0, 1490.0, 1545.0, 1805.0, 1829.0, 2022.0, 2191.0, 2335.0, 3036.0, 3280.0, 3671.0, 3695.0, 3908.0, 3910.0, 3915.0, 3918.0, 3921.0, 4239.0, 4604.0, 4606.0, 4739.0, 4831.0, 4868.0, 4958.0, 5796.0, 5961.0, 6247.0, 6387.0, 7045.0, 7143.0, 7412.0, 7414.0, 8038.0, 8214.0, 8581.0, 8639.0, 8641.0, 8727.0, 8828.0, 8839.0, 8840.…
GO:0002181	BP	e	cytoplasmic translation	30/4129	85/29107	8.94941e-07	8	30	0.00158558	3921.0, 4736.0, 6122.0, 6124.0, 6130.0, 6132.0, 6133.0, 6137.0, 6139.0, 6159.0, 6161.0, 6168.0, 6169.0, 6173.0, 6175.0, 6187.0, 6191.0, 6193.0, 6204.0, 6205.0, 6208.0, 6217.0, 6228.0, 6231.0, 6234.0, 7311.0, 9045.0, 9349.0, 11224.0, 25873.0
GO:0000244	BP	e	spliceosomal tri-snRNP complex assembly	12/4129	23/29107	1.91341e-05	9	12	0.0296626	9733.0, 10421.0, 25980.0, 26121.0, 26827.0, 26828.0, 26831.0, 26832.0, 26834.0, 26835.0, 100151683.0, 100151684.0
GO:0034587	BP	e	piRNA metabolic process	11/4129	20/29107	2.23811e-05	8	11	0.0308411	9271.0, 54456.0, 54514.0, 55124.0, 56165.0, 91646.0, 122402.0, 126668.0, 161829.0, 163589.0, 221400.0
GO:0050911	BP	p	detection of chemical stimulus involved in sensory perception of smell	15/4129	401/29107	5.3523e-12	5	15	6.63792e-08	4992.0, 4993.0, 4995.0, 26245.0, 26246.0, 81466.0, 127059.0, 127062.0, 138799.0, 284521.0, 343171.0, 391190.0, 391191.0, 391192.0, 391194.0
GO:0035195	BP	p	gene silencing by miRNA	40/4129	557/29107	3.00753e-07	9	40	0.000621657	23019.0, 27327.0, 84962.0, 84981.0, 406893.0, 406911.0, 406912.0, 406916.0, 407019.0, 407044.0, 407046.0, 645323.0, 664613.0, 693121.0, 693134.0, 693138.0, 693148.0, 693154.0, 693158.0, 693160.0, 693161.0, 693163.0, 693166.0, 693175.0, 693206.0, 724025.0, 768214.0, 100126297.0, 100126310.0, 100126313.0, 100126316.0, 100126317.0, 100126343.0, 100302150.0, 100423036.0, 100616354.0, 102238594.0, 106…
GO:0005634	CC	e	nucleus	944/4129	5386/29107	2.86221e-14	5	944	5.01459e-11	148.0, 190.0, 213.0, 247.0, 267.0, 293.0, 324.0, 326.0, 328.0, 367.0, 383.0, 405.0, 466.0, 468.0, 585.0, 639.0, 675.0, 687.0, 811.0, 822.0, 860.0, 875.0, 881.0, 983.0, 993.0, 1029.0, 1104.0, 1106.0, 1111.0, 1193.0, 1381.0, 1390.0, 1460.0, 1476.0, 1488.0, 1500.0, 1647.0, 1659.0, 1663.0, 1674.0, 1718.0, 1743.0, 1789.0, 1832.0, 1841.0, 1843.0, 1844.0, 1846.0, 1847.0, 1879.0, 1911.0, 1958.0, 1959.0, …
GO:0062023	CC	e	collagen-containing extracellular matrix	93/4129	374/29107	3.60554e-08	4	93	3.15845e-05	176.0, 197.0, 811.0, 1277.0, 1278.0, 1281.0, 1285.0, 1286.0, 1292.0, 1293.0, 1297.0, 1300.0, 1301.0, 1305.0, 1306.0, 1308.0, 1476.0, 1490.0, 1512.0, 1634.0, 1805.0, 2006.0, 2162.0, 2201.0, 2219.0, 2267.0, 2331.0, 2335.0, 2662.0, 2719.0, 3068.0, 3263.0, 3698.0, 3827.0, 3908.0, 3909.0, 3910.0, 3915.0, 3918.0, 4016.0, 4053.0, 4060.0, 4146.0, 4148.0, 4239.0, 4256.0, 4878.0, 4958.0, 4969.0, 5118.0, 52…
GO:0005654	CC	e	nucleoplasm	645/4129	3805/29107	2.78052e-07	2	645	0.000162383	148.0, 190.0, 275.0, 324.0, 328.0, 353.0, 360.0, 367.0, 368.0, 405.0, 466.0, 468.0, 639.0, 660.0, 675.0, 687.0, 705.0, 822.0, 860.0, 874.0, 983.0, 993.0, 1104.0, 1111.0, 1193.0, 1399.0, 1460.0, 1477.0, 1478.0, 1513.0, 1591.0, 1647.0, 1659.0, 1663.0, 1723.0, 1743.0, 1789.0, 1844.0, 1846.0, 1847.0, 1848.0, 1875.0, 1911.0, 1958.0, 1959.0, 2010.0, 2037.0, 2073.0, 2091.0, 2099.0, 2100.0, 2113.0, 2117.…
GO:0022626	CC	e	cytosolic ribosome	28/4129	76/29107	7.55227e-07	6	28	0.00033079	3921.0, 4736.0, 6122.0, 6124.0, 6130.0, 6132.0, 6133.0, 6137.0, 6139.0, 6159.0, 6161.0, 6168.0, 6169.0, 6173.0, 6175.0, 6187.0, 6191.0, 6193.0, 6204.0, 6205.0, 6208.0, 6217.0, 6228.0, 7311.0, 9045.0, 9349.0, 11224.0, 25873.0
GO:0000786	CC	e	nucleosome	35/4129	107/29107	9.9812e-07	3	35	0.000349741	3005.0, 3006.0, 3007.0, 3008.0, 3014.0, 3017.0, 3024.0, 8329.0, 8330.0, 8335.0, 8337.0, 8338.0, 8342.0, 8343.0, 8344.0, 8345.0, 8346.0, 8347.0, 8353.0, 8357.0, 8361.0, 8362.0, 8364.0, 8366.0, 8370.0, 8970.0, 9555.0, 23522.0, 54737.0, 85235.0, 92815.0, 221656.0, 317772.0, 554313.0, 653604.0
GO:0005576	CC	e	extracellular region	334/4129	1854/29107	2.34858e-06	2	334	0.000685786	28.0, 88.0, 176.0, 177.0, 182.0, 197.0, 213.0, 279.0, 338.0, 341.0, 353.0, 383.0, 411.0, 419.0, 650.0, 652.0, 797.0, 811.0, 923.0, 1043.0, 1118.0, 1277.0, 1278.0, 1281.0, 1285.0, 1286.0, 1292.0, 1293.0, 1297.0, 1300.0, 1301.0, 1305.0, 1306.0, 1308.0, 1325.0, 1438.0, 1460.0, 1476.0, 1490.0, 1512.0, 1513.0, 1634.0, 1908.0, 1945.0, 1953.0, 2006.0, 2153.0, 2159.0, 2160.0, 2162.0, 2171.0, 2201.0, 2215…
GO:0005788	CC	e	endoplasmic reticulum lumen	71/4129	306/29107	2.25025e-05	5	71	0.00563205	197.0, 213.0, 338.0, 411.0, 415.0, 652.0, 811.0, 1066.0, 1277.0, 1278.0, 1281.0, 1285.0, 1286.0, 1292.0, 1293.0, 1297.0, 1300.0, 1301.0, 1305.0, 1306.0, 1308.0, 2153.0, 2159.0, 2335.0, 2719.0, 2882.0, 3053.0, 3270.0, 3309.0, 3486.0, 3698.0, 3827.0, 3915.0, 3990.0, 4148.0, 5743.0, 5954.0, 5959.0, 7373.0, 7474.0, 7873.0, 8404.0, 10618.0, 11098.0, 23753.0, 27348.0, 51060.0, 51738.0, 54361.0, 55214.0…
GO:0031514	CC	e	motile cilium	30/4129	100/29107	3.97107e-05	5	30	0.00784209	585.0, 4867.0, 6652.0, 8701.0, 11020.0, 26256.0, 26762.0, 27285.0, 55329.0, 55811.0, 56912.0, 64064.0, 79781.0, 83450.0, 83659.0, 84223.0, 84229.0, 85016.0, 89876.0, 90410.0, 92749.0, 122481.0, 152015.0, 200162.0, 259289.0, 345895.0, 347732.0, 348807.0, 374407.0, 387885.0
GO:0005581	CC	e	collagen trimer	21/4129	60/29107	4.3323e-05	2	21	0.00784209	1292.0, 1300.0, 1305.0, 1308.0, 2219.0, 4015.0, 6441.0, 7373.0, 8685.0, 10584.0, 11117.0, 55339.0, 78989.0, 81035.0, 81578.0, 84034.0, 114905.0, 131873.0, 147372.0, 340267.0, 729238.0
GO:0022625	CC	e	cytosolic large ribosomal subunit	20/4129	56/29107	4.69978e-05	5	20	0.00784209	4736.0, 6122.0, 6124.0, 6130.0, 6132.0, 6133.0, 6137.0, 6139.0, 6159.0, 6161.0, 6166.0, 6168.0, 6169.0, 6173.0, 6175.0, 7311.0, 9045.0, 9349.0, 11224.0, 25873.0
GO:0000793	CC	e	condensed chromosome	11/4129	23/29107	0.000119338	6	11	0.0174233	2177.0, 4288.0, 5888.0, 6419.0, 6795.0, 7153.0, 9555.0, 10270.0, 10664.0, 64151.0, 283489.0
GO:0031012	CC	e	extracellular matrix	57/4129	245/29107	0.000141247	3	57	0.0190358	176.0, 197.0, 1277.0, 1278.0, 1281.0, 1285.0, 1286.0, 1293.0, 1297.0, 1300.0, 1301.0, 1305.0, 1306.0, 1308.0, 1490.0, 2006.0, 2201.0, 2331.0, 2335.0, 2734.0, 4015.0, 4053.0, 4060.0, 4146.0, 4148.0, 4256.0, 4320.0, 5806.0, 7045.0, 7079.0, 7373.0, 7422.0, 7784.0, 8214.0, 8839.0, 8840.0, 10234.0, 10516.0, 10855.0, 11174.0, 22932.0, 24144.0, 25903.0, 54361.0, 54829.0, 56955.0, 57124.0, 79625.0, 80070…
GO:0022627	CC	e	cytosolic small ribosomal subunit	15/4129	41/29107	0.00030105	5	15	0.0376742	3039.0, 3040.0, 3921.0, 6187.0, 6191.0, 6193.0, 6204.0, 6205.0, 6208.0, 6217.0, 6228.0, 6231.0, 6234.0, 7311.0, 9636.0
GO:0005737	CC	e	cytoplasm	748/4129	4724/29107	0.000449612	2	748	0.047745	59.0, 70.0, 72.0, 148.0, 190.0, 213.0, 220.0, 306.0, 324.0, 326.0, 328.0, 338.0, 353.0, 360.0, 364.0, 367.0, 383.0, 395.0, 405.0, 468.0, 631.0, 639.0, 654.0, 662.0, 684.0, 701.0, 705.0, 763.0, 767.0, 779.0, 811.0, 822.0, 833.0, 845.0, 875.0, 919.0, 947.0, 948.0, 983.0, 993.0, 1009.0, 1029.0, 1066.0, 1104.0, 1111.0, 1193.0, 1261.0, 1277.0, 1314.0, 1390.0, 1460.0, 1476.0, 1491.0, 1500.0, 1558.0, 15…
GO:0033018	CC	e	sarcoplasmic reticulum lumen	6/4129	9/29107	0.000463279	6	6	0.047745	811.0, 845.0, 3270.0, 6345.0, 7873.0, 10345.0
GO:0098978	CC	p	glutamatergic synapse	23/4129	333/29107	4.92368e-05	4	23	0.00784209	88.0, 114.0, 148.0, 1009.0, 1488.0, 1500.0, 1815.0, 2895.0, 3337.0, 7143.0, 7474.0, 8404.0, 8828.0, 8829.0, 9775.0, 10082.0, 10675.0, 10810.0, 27091.0, 27253.0, 51738.0, 58489.0, 115677.0
GO:0030424	CC	p	axon	25/4129	324/29107	0.000404147	5	25	0.0472043	114.0, 306.0, 799.0, 2852.0, 3645.0, 4308.0, 4803.0, 6335.0, 6606.0, 6607.0, 8747.0, 8828.0, 8829.0, 9532.0, 10371.0, 10677.0, 11280.0, 23095.0, 23394.0, 51738.0, 54538.0, 57154.0, 79594.0, 91624.0, 94233.0
GO:0005515	MF	e	protein binding	1966/4129	12418/29107	4.62204e-12	2	1966	1.71715e-08	33.0, 58.0, 88.0, 90.0, 94.0, 148.0, 176.0, 177.0, 182.0, 190.0, 212.0, 213.0, 247.0, 267.0, 288.0, 293.0, 324.0, 326.0, 328.0, 338.0, 341.0, 353.0, 360.0, 362.0, 364.0, 366.0, 367.0, 383.0, 405.0, 466.0, 468.0, 480.0, 489.0, 517.0, 521.0, 552.0, 585.0, 593.0, 617.0, 624.0, 631.0, 637.0, 639.0, 650.0, 652.0, 653.0, 660.0, 662.0, 675.0, 684.0, 701.0, 705.0, 741.0, 761.0, 767.0, 779.0, 797.0, 799.0…
GO:0046872	MF	e	metal ion binding	437/4129	2297/29107	2.82841e-11	4	437	4.16437e-08	90.0, 94.0, 113.0, 114.0, 176.0, 267.0, 280.0, 328.0, 411.0, 415.0, 479.0, 480.0, 489.0, 593.0, 639.0, 660.0, 687.0, 741.0, 779.0, 833.0, 875.0, 1277.0, 1278.0, 1281.0, 1297.0, 1300.0, 1301.0, 1460.0, 1528.0, 1663.0, 1789.0, 1815.0, 1879.0, 1959.0, 2073.0, 2130.0, 2140.0, 2162.0, 2203.0, 2219.0, 2521.0, 2735.0, 2766.0, 2769.0, 2773.0, 2863.0, 3043.0, 3048.0, 3081.0, 3090.0, 3263.0, 3486.0, 3615.0…
GO:0000981	MF	e	DNA-binding transcription factor activity, RNA polymerase II-specific	259/4129	1242/29107	7.18221e-11	3	259	7.93096e-08	367.0, 405.0, 466.0, 468.0, 687.0, 860.0, 1390.0, 1875.0, 1879.0, 1958.0, 1959.0, 2099.0, 2100.0, 2113.0, 2117.0, 2118.0, 2119.0, 2296.0, 2297.0, 2298.0, 2300.0, 2302.0, 2305.0, 2307.0, 2354.0, 2624.0, 2735.0, 3090.0, 3164.0, 3172.0, 3175.0, 3196.0, 3280.0, 3664.0, 4084.0, 4149.0, 4223.0, 4487.0, 4488.0, 4602.0, 4610.0, 4799.0, 4824.0, 4901.0, 4929.0, 5093.0, 5316.0, 5468.0, 5966.0, 5971.0, 6095.…
GO:0005509	MF	e	calcium ion binding	155/4129	704/29107	1.43022e-08	5	155	1.26345e-05	88.0, 182.0, 247.0, 277.0, 279.0, 306.0, 811.0, 845.0, 1009.0, 1608.0, 1823.0, 1828.0, 1829.0, 1953.0, 2009.0, 2159.0, 2196.0, 2201.0, 2591.0, 2643.0, 2706.0, 2820.0, 2978.0, 2979.0, 3008.0, 3270.0, 3309.0, 3949.0, 4023.0, 4053.0, 4146.0, 4148.0, 4255.0, 4256.0, 4636.0, 5167.0, 5169.0, 5321.0, 5444.0, 5470.0, 5551.0, 5627.0, 5954.0, 5957.0, 6275.0, 6277.0, 7053.0, 7060.0, 7062.0, 7123.0, 7125.0, …
GO:0000978	MF	e	RNA polymerase II cis-regulatory region sequence-specific DNA binding	232/4129	1178/29107	1.14563e-07	9	232	8.43377e-05	367.0, 405.0, 466.0, 468.0, 639.0, 687.0, 860.0, 1106.0, 1390.0, 1875.0, 1879.0, 1958.0, 1959.0, 2099.0, 2100.0, 2113.0, 2118.0, 2146.0, 2296.0, 2297.0, 2298.0, 2300.0, 2302.0, 2307.0, 2354.0, 2624.0, 2735.0, 3090.0, 3164.0, 3172.0, 3175.0, 3196.0, 3280.0, 3642.0, 3664.0, 4084.0, 4223.0, 4602.0, 4610.0, 4824.0, 4901.0, 4929.0, 5316.0, 5468.0, 5966.0, 5971.0, 6095.0, 6294.0, 6591.0, 6659.0, 6660.0…
GO:0003677	MF	e	DNA binding	182/4129	921/29107	2.38057e-06	4	182	0.00116833	213.0, 328.0, 468.0, 811.0, 1106.0, 1390.0, 1663.0, 1777.0, 1789.0, 1911.0, 1958.0, 2100.0, 2113.0, 2119.0, 2296.0, 2297.0, 2300.0, 2302.0, 2307.0, 2354.0, 2521.0, 2735.0, 3014.0, 3017.0, 3164.0, 3172.0, 3280.0, 3615.0, 3664.0, 4092.0, 4149.0, 4171.0, 4255.0, 4288.0, 4438.0, 4610.0, 4831.0, 4841.0, 4901.0, 4929.0, 4998.0, 5439.0, 5468.0, 5892.0, 5896.0, 5982.0, 5985.0, 5987.0, 6047.0, 6095.0, 641…
GO:0005201	MF	e	extracellular matrix structural constituent	40/4129	137/29107	5.80856e-06	2	40	0.00256564	176.0, 1277.0, 1278.0, 1281.0, 1285.0, 1286.0, 1297.0, 1300.0, 1301.0, 1305.0, 1306.0, 1308.0, 1805.0, 2006.0, 2201.0, 2335.0, 3908.0, 3909.0, 3910.0, 3915.0, 3918.0, 4053.0, 4060.0, 4146.0, 4148.0, 4239.0, 4256.0, 5118.0, 7045.0, 7373.0, 7784.0, 8483.0, 11117.0, 22798.0, 25878.0, 56955.0, 79875.0, 83872.0, 255743.0, 340267.0
GO:0030020	MF	e	extracellular matrix structural constituent conferring tensile strength	17/4129	41/29107	1.84266e-05	3	17	0.00739911	1277.0, 1278.0, 1281.0, 1285.0, 1286.0, 1292.0, 1293.0, 1297.0, 1300.0, 1301.0, 1305.0, 1306.0, 1308.0, 7373.0, 81578.0, 131873.0, 340267.0
GO:0000977	MF	e	RNA polymerase II transcription regulatory region sequence-specific DNA binding	75/4129	330/29107	3.16988e-05	8	75	0.0108074	326.0, 466.0, 468.0, 1390.0, 1958.0, 2117.0, 2119.0, 2296.0, 2305.0, 2735.0, 4149.0, 4487.0, 4488.0, 4799.0, 6095.0, 6493.0, 6591.0, 7022.0, 7027.0, 7029.0, 7291.0, 7567.0, 7568.0, 7620.0, 7627.0, 7678.0, 7692.0, 7728.0, 8538.0, 8856.0, 9242.0, 9555.0, 10781.0, 11107.0, 22809.0, 23099.0, 23619.0, 26152.0, 51176.0, 51385.0, 51513.0, 54880.0, 54993.0, 58492.0, 79175.0, 79943.0, 80032.0, 80818.0, 84…
GO:0030023	MF	e	extracellular matrix constituent conferring elasticity	7/4129	9/29107	3.18082e-05	3	7	0.0108074	2006.0, 2201.0, 3915.0, 10516.0, 11117.0, 84034.0, 90187.0
GO:0003735	MF	e	structural constituent of ribosome	43/4129	164/29107	4.32244e-05	2	43	0.0136373	3921.0, 4701.0, 4736.0, 6122.0, 6124.0, 6130.0, 6132.0, 6133.0, 6137.0, 6139.0, 6150.0, 6159.0, 6161.0, 6166.0, 6168.0, 6169.0, 6173.0, 6175.0, 6182.0, 6187.0, 6191.0, 6193.0, 6204.0, 6205.0, 6208.0, 6217.0, 6228.0, 6231.0, 6234.0, 7311.0, 7818.0, 9045.0, 9349.0, 9636.0, 11224.0, 25873.0, 26589.0, 64432.0, 64951.0, 64968.0, 64969.0, 79590.0, 122704.0
GO:0004090	MF	e	carbonyl reductase (NADPH) activity	6/4129	7/29107	4.99574e-05	5	6	0.0147108	874.0, 10202.0, 10901.0, 51181.0, 317749.0, 728635.0
GO:0004984	MF	p	olfactory receptor activity	15/4129	399/29107	7.77519e-12	4	15	1.71715e-08	4992.0, 4993.0, 4995.0, 26245.0, 26246.0, 81466.0, 127059.0, 127062.0, 138799.0, 284521.0, 343171.0, 391190.0, 391191.0, 391192.0, 391194.0
GO:1903231	MF	p	mRNA binding involved in posttranscriptional gene silencing	11/4129	253/29107	4.55977e-07	6	11	0.000287721	406893.0, 406911.0, 407019.0, 407046.0, 693121.0, 693158.0, 693175.0, 100126310.0, 100126316.0, 100126317.0, 100423036.0
GO:0005549	MF	p	odorant binding	1/4129	110/29107	1.55517e-06	2	1	0.000858649	4993.0
