## Supplementary material for "Transcriptional and genetic sex differences for schizophrenia across the dorsolateral prefrontal cortex, hippocampus, and caudate nucleus": Data S4: GO_analysis_module_lightcyan.xlsx

### Sheet: Sheet1
GO	NS	enrichment	name	ratio_in_study	ratio_in_pop	p_uncorrected	depth	study_count	p_fdr_bh	study_items
GO:0000737	BP	e	DNA catabolic process, endonucleolytic	4/178	9/29107	1.66344e-07	8	4	0.002063	1773.0, 1775.0, 57109.0, 84893.0
GO:0005515	MF	e	protein binding	108/178	12418/29107	1.37135e-06	2	108	0.00605727	101.0, 135.0, 842.0, 890.0, 994.0, 1056.0, 1201.0, 1375.0, 1616.0, 1676.0, 1773.0, 2057.0, 2264.0, 2874.0, 3038.0, 3292.0, 3300.0, 3551.0, 3661.0, 4157.0, 4641.0, 5190.0, 5345.0, 5351.0, 5826.0, 5831.0, 5863.0, 5893.0, 7051.0, 7165.0, 7186.0, 7633.0, 7866.0, 8241.0, 8557.0, 8985.0, 9020.0, 9546.0, 9667.0, 9903.0, 9923.0, 9924.0, 10062.0, 10072.0, 10106.0, 10256.0, 10263.0, 10432.0, 10848.0, 11329…
