## Supplementary material for "Transcriptional and genetic sex differences for schizophrenia across the dorsolateral prefrontal cortex, hippocampus, and caudate nucleus": Data S4: GO_analysis_module_lightgreen.xlsx

### Sheet: Sheet1
GO	NS	enrichment	name	ratio_in_study	ratio_in_pop	p_uncorrected	depth	study_count	p_fdr_bh	study_items
GO:0007155	BP	e	cell adhesion	15/197	488/29107	1.3381e-06	2	15	0.0165952	1947.0, 3385.0, 4059.0, 4814.0, 9289.0, 54587.0, 56099.0, 56100.0, 56103.0, 56107.0, 56111.0, 56113.0, 57007.0, 57326.0, 91653.0
GO:0021938	BP	e	smoothened signaling pathway involved in regulation of cerebellar granule cell precursor cell proliferation	3/197	5/29107	3.02313e-06	7	3	0.0187464	2736.0, 6608.0, 23090.0
GO:0070062	CC	e	extracellular exosome	43/197	2169/29107	1.29769e-10	6	43	2.27356e-07	824.0, 954.0, 975.0, 1191.0, 1200.0, 1605.0, 1947.0, 2184.0, 2192.0, 2512.0, 3385.0, 3913.0, 4059.0, 5333.0, 5549.0, 5819.0, 6147.0, 6223.0, 6237.0, 6239.0, 6517.0, 6520.0, 6584.0, 6608.0, 6649.0, 8741.0, 9289.0, 9368.0, 10791.0, 10840.0, 10974.0, 23541.0, 23564.0, 30008.0, 54587.0, 55020.0, 55890.0, 57153.0, 83871.0, 83874.0, 84418.0, 140576.0, 144100.0
GO:0005925	CC	e	focal adhesion	16/197	418/29107	3.03427e-08	5	16	2.1699e-05	824.0, 975.0, 1605.0, 2535.0, 2768.0, 5159.0, 5819.0, 6141.0, 6223.0, 6237.0, 7106.0, 8412.0, 11170.0, 23521.0, 55616.0, 57514.0
GO:0016021	CC	e	integral component of membrane	52/197	3525/29107	3.71558e-08	3	52	2.1699e-05	954.0, 975.0, 1605.0, 2052.0, 2064.0, 2121.0, 2535.0, 4038.0, 4814.0, 5819.0, 5916.0, 6263.0, 6520.0, 6584.0, 6608.0, 8324.0, 9249.0, 9289.0, 9780.0, 10186.0, 10335.0, 26018.0, 26020.0, 26301.0, 51259.0, 51435.0, 53827.0, 53834.0, 54587.0, 54838.0, 54857.0, 55092.0, 55365.0, 56262.0, 57007.0, 57153.0, 57834.0, 64115.0, 64285.0, 80270.0, 81543.0, 83999.0, 84187.0, 84418.0, 84818.0, 90313.0, 93129.…
GO:0016020	CC	e	membrane	36/197	2121/29107	2.74088e-07	2	36	0.000120051	482.0, 896.0, 954.0, 975.0, 1191.0, 1374.0, 2512.0, 2736.0, 2997.0, 5159.0, 5331.0, 6141.0, 6223.0, 6517.0, 6520.0, 7423.0, 8412.0, 8741.0, 8897.0, 9368.0, 9415.0, 9780.0, 10186.0, 23509.0, 23521.0, 26020.0, 29927.0, 56262.0, 57153.0, 57326.0, 60681.0, 79877.0, 83999.0, 84695.0, 93129.0, 257364.0
GO:0005886	CC	e	plasma membrane	56/197	4502/29107	3.78574e-06	3	56	0.00132652	482.0, 824.0, 954.0, 975.0, 1271.0, 1605.0, 1947.0, 2064.0, 2535.0, 2768.0, 2905.0, 3385.0, 3679.0, 4038.0, 4059.0, 4504.0, 5159.0, 5333.0, 5348.0, 5745.0, 5819.0, 6237.0, 6263.0, 6517.0, 6520.0, 6584.0, 6608.0, 7106.0, 8324.0, 9780.0, 10267.0, 10791.0, 26018.0, 26020.0, 53834.0, 54857.0, 55890.0, 56262.0, 57007.0, 57153.0, 64115.0, 64344.0, 81543.0, 83874.0, 83999.0, 84418.0, 84818.0, 90313.0, 9…
GO:0005887	CC	e	integral component of plasma membrane	25/197	1413/29107	1.13143e-05	4	25	0.00330378	975.0, 1947.0, 2064.0, 2905.0, 3385.0, 4059.0, 5159.0, 5348.0, 5745.0, 6517.0, 7106.0, 9289.0, 9415.0, 10267.0, 10509.0, 10791.0, 55890.0, 56099.0, 56100.0, 56103.0, 56107.0, 56111.0, 56113.0, 56262.0, 91653.0
GO:0031526	CC	e	brush border membrane	5/197	58/29107	4.62256e-05	5	5	0.0115696	2768.0, 5745.0, 6584.0, 9368.0, 113235.0
GO:0062023	CC	e	collagen-containing extracellular matrix	11/197	374/29107	5.30119e-05	4	11	0.0116096	1191.0, 1605.0, 2192.0, 3913.0, 4059.0, 4192.0, 5549.0, 5919.0, 6649.0, 30008.0, 51435.0
GO:0098797	CC	e	plasma membrane protein complex	3/197	12/29107	6.42195e-05	3	3	0.0125014	2121.0, 9368.0, 132884.0
GO:0016324	CC	e	apical plasma membrane	10/197	358/29107	0.000176408	4	10	0.0309068	482.0, 1271.0, 2064.0, 5159.0, 5348.0, 5745.0, 6520.0, 6584.0, 9368.0, 113235.0
GO:0016529	CC	e	sarcoplasmic reticulum	4/197	44/29107	0.000223537	6	4	0.0356034	6263.0, 6271.0, 6517.0, 10335.0
GO:0005604	CC	e	basement membrane	5/197	85/29107	0.000285524	5	5	0.0416865	954.0, 1605.0, 2192.0, 3913.0, 30008.0
GO:0005515	MF	e	protein binding	130/197	12418/29107	5.67496e-11	2	130	2.50663e-07	482.0, 824.0, 896.0, 954.0, 975.0, 1191.0, 1200.0, 1271.0, 1489.0, 1583.0, 1605.0, 1947.0, 2052.0, 2064.0, 2184.0, 2512.0, 2535.0, 2736.0, 2768.0, 2905.0, 2997.0, 3385.0, 3679.0, 3913.0, 4038.0, 4059.0, 4192.0, 4504.0, 4772.0, 4814.0, 5013.0, 5159.0, 5331.0, 5333.0, 5745.0, 5819.0, 5916.0, 5919.0, 5990.0, 6141.0, 6147.0, 6223.0, 6237.0, 6271.0, 6452.0, 6517.0, 6520.0, 6584.0, 6608.0, 6649.0, 6907…
GO:0005509	MF	e	calcium ion binding	18/197	704/29107	1.613e-06	5	18	0.0035623	824.0, 1605.0, 2192.0, 4038.0, 5331.0, 5333.0, 6263.0, 6271.0, 22981.0, 30008.0, 56099.0, 56100.0, 56103.0, 56107.0, 56111.0, 56113.0, 60681.0, 140576.0
GO:0030165	MF	e	PDZ domain binding	6/197	84/29107	2.33487e-05	4	6	0.0343771	2535.0, 6584.0, 8324.0, 9368.0, 83874.0, 388336.0
