## Supplementary material for "Transcriptional and genetic sex differences for schizophrenia across the dorsolateral prefrontal cortex, hippocampus, and caudate nucleus": Data S4: GO_analysis_module_lightyellow.xlsx

### Sheet: Sheet1
GO	NS	enrichment	name	ratio_in_study	ratio_in_pop	p_uncorrected	depth	study_count	p_fdr_bh	study_items
GO:0045893	BP	e	positive regulation of transcription, DNA-templated	19/177	637/29107	1.38839e-08	10	19	0.000172188	81.0, 463.0, 473.0, 1387.0, 2033.0, 3609.0, 4297.0, 5371.0, 8289.0, 9968.0, 10847.0, 23054.0, 23133.0, 23476.0, 23636.0, 24149.0, 27005.0, 29998.0, 57492.0
GO:0045815	BP	e	epigenetic maintenance of chromatin in transcription-competent conformation	5/177	16/29107	3.2508e-08	7	5	0.000201582	2033.0, 6602.0, 8289.0, 57178.0, 57492.0
GO:0045944	BP	e	positive regulation of transcription by RNA polymerase II	23/177	1107/29107	2.91573e-07	11	23	0.00120536	463.0, 1387.0, 2033.0, 4204.0, 4297.0, 4782.0, 4784.0, 5598.0, 6497.0, 8085.0, 9794.0, 9968.0, 23054.0, 23060.0, 23082.0, 23126.0, 23476.0, 26053.0, 57178.0, 84444.0, 171017.0, 171023.0, 200424.0
GO:0000122	BP	e	negative regulation of transcription by RNA polymerase II	20/177	894/29107	5.92872e-07	11	20	0.0018382	463.0, 1387.0, 1523.0, 1786.0, 1822.0, 2033.0, 4204.0, 4782.0, 4784.0, 6497.0, 6668.0, 9139.0, 9612.0, 23013.0, 51684.0, 57459.0, 57649.0, 79595.0, 79813.0, 116113.0
GO:0006397	BP	e	mRNA processing	9/177	172/29107	1.16419e-06	8	9	0.00288765	6830.0, 8570.0, 10262.0, 10291.0, 10992.0, 51593.0, 51755.0, 57466.0, 57661.0
GO:0006355	BP	e	regulation of transcription, DNA-templated	14/177	499/29107	2.48312e-06	9	14	0.0051326	463.0, 1387.0, 1952.0, 4849.0, 5371.0, 5430.0, 8085.0, 8295.0, 8570.0, 11176.0, 23476.0, 51593.0, 51684.0, 57649.0
GO:0006338	BP	e	chromatin remodeling	7/177	105/29107	3.76371e-06	5	7	0.0065734	473.0, 6602.0, 8289.0, 11176.0, 22880.0, 23476.0, 57459.0
GO:0016573	BP	e	histone acetylation	5/177	40/29107	4.35119e-06	11	5	0.0065734	1387.0, 2033.0, 4204.0, 8295.0, 10847.0
GO:0006405	BP	e	RNA export from nucleus	4/177	19/29107	4.77025e-06	8	4	0.0065734	8021.0, 9883.0, 23636.0, 100101267.0
GO:0045892	BP	e	negative regulation of transcription, DNA-templated	14/177	548/29107	7.24308e-06	10	14	0.00898286	473.0, 3609.0, 4204.0, 5371.0, 7536.0, 9139.0, 9612.0, 23013.0, 23211.0, 24149.0, 57649.0, 64375.0, 79813.0, 91748.0
GO:0006606	BP	e	protein import into nucleus	6/177	82/29107	1.10914e-05	8	6	0.012505	5371.0, 5514.0, 8021.0, 9883.0, 23636.0, 100101267.0
GO:0005654	CC	e	nucleoplasm	87/177	3805/29107	3.16515e-31	2	87	5.54534e-28	463.0, 1387.0, 1523.0, 1786.0, 1822.0, 2033.0, 3609.0, 4204.0, 4297.0, 4782.0, 5371.0, 5430.0, 5514.0, 5546.0, 5598.0, 5976.0, 6196.0, 6497.0, 6602.0, 6668.0, 6830.0, 6874.0, 7317.0, 7536.0, 8021.0, 8085.0, 8289.0, 8295.0, 8570.0, 9092.0, 9150.0, 9612.0, 9656.0, 9794.0, 9883.0, 9968.0, 10262.0, 10291.0, 10482.0, 10523.0, 10847.0, 10992.0, 11100.0, 22880.0, 22992.0, 23013.0, 23020.0, 23054.0, 2306…
GO:0005634	CC	e	nucleus	93/177	5386/29107	1.86459e-24	5	93	1.63338e-21	81.0, 463.0, 473.0, 835.0, 1387.0, 1501.0, 1523.0, 1786.0, 1822.0, 1981.0, 2033.0, 3609.0, 4204.0, 4297.0, 4627.0, 4782.0, 4784.0, 4849.0, 5371.0, 5430.0, 5514.0, 5546.0, 5598.0, 5976.0, 6196.0, 6449.0, 6497.0, 6602.0, 7317.0, 7461.0, 7536.0, 8085.0, 8289.0, 8295.0, 8570.0, 9092.0, 9139.0, 9150.0, 9612.0, 9640.0, 9656.0, 9794.0, 9968.0, 10262.0, 10277.0, 10291.0, 10382.0, 10482.0, 10847.0, 10992.…
GO:0016607	CC	e	nuclear speck	16/177	411/29107	5.20304e-09	3	16	2.58123e-06	5546.0, 9092.0, 9794.0, 10291.0, 10482.0, 10992.0, 11176.0, 11273.0, 23254.0, 23524.0, 51755.0, 57459.0, 57602.0, 57634.0, 79595.0, 124245.0
GO:0005829	CC	e	cytosol	65/177	5293/29107	5.89323e-09	2	65	2.58123e-06	81.0, 835.0, 1523.0, 1981.0, 2033.0, 4204.0, 4297.0, 4627.0, 4684.0, 4849.0, 5298.0, 5371.0, 5598.0, 5976.0, 6196.0, 6311.0, 6449.0, 6711.0, 6874.0, 7317.0, 8021.0, 8570.0, 8844.0, 9092.0, 9230.0, 9564.0, 9578.0, 10382.0, 10482.0, 10985.0, 11176.0, 11273.0, 22880.0, 23054.0, 23126.0, 23211.0, 23215.0, 23254.0, 23293.0, 23352.0, 24149.0, 25930.0, 26005.0, 27005.0, 29123.0, 51684.0, 54476.0, 55095.…
GO:0016604	CC	e	nuclear body	13/177	321/29107	9.50263e-08	2	13	3.32972e-05	81.0, 463.0, 1387.0, 5514.0, 6497.0, 7536.0, 9612.0, 9656.0, 10847.0, 25930.0, 51593.0, 64375.0, 79813.0
GO:0005737	CC	e	cytoplasm	56/177	4724/29107	3.32712e-07	2	56	9.71518e-05	81.0, 463.0, 835.0, 1387.0, 1501.0, 1822.0, 1952.0, 1981.0, 3609.0, 4627.0, 5298.0, 5371.0, 5430.0, 5598.0, 5976.0, 6196.0, 6311.0, 6449.0, 6497.0, 6711.0, 7317.0, 7461.0, 8570.0, 8844.0, 9092.0, 9150.0, 9564.0, 9578.0, 10277.0, 10382.0, 10391.0, 10482.0, 10523.0, 10985.0, 11083.0, 22880.0, 23126.0, 23293.0, 23399.0, 23636.0, 25930.0, 26053.0, 27005.0, 51593.0, 51684.0, 55626.0, 57178.0, 57602.0,…
GO:0071005	CC	e	U2-type precatalytic spliceosome	6/177	50/29107	5.91156e-07	5	6	0.000147958	9092.0, 10262.0, 10291.0, 10992.0, 23020.0, 23524.0
GO:0016514	CC	e	SWI/SNF complex	4/177	19/29107	4.77025e-06	5	4	0.00104468	6602.0, 8289.0, 29998.0, 57492.0
GO:0016020	CC	e	membrane	30/177	2121/29107	1.39069e-05	2	30	0.0027072	835.0, 1889.0, 1981.0, 3480.0, 3482.0, 3609.0, 4627.0, 4684.0, 5298.0, 5818.0, 6311.0, 6449.0, 8570.0, 8844.0, 9612.0, 9968.0, 10391.0, 10523.0, 10985.0, 11273.0, 23020.0, 23215.0, 23242.0, 23352.0, 55558.0, 57661.0, 58513.0, 80153.0, 84447.0, 92521.0
GO:1990904	CC	e	ribonucleoprotein complex	7/177	153/29107	4.38802e-05	2	7	0.00682034	81.0, 1995.0, 3609.0, 6311.0, 23636.0, 51593.0, 124245.0
GO:0005643	CC	e	nuclear pore	5/177	64/29107	4.4813e-05	3	5	0.00682034	8021.0, 9883.0, 10482.0, 23636.0, 100101267.0
GO:0000812	CC	e	Swr1 complex	3/177	12/29107	4.67146e-05	6	3	0.00682034	8295.0, 10847.0, 57634.0
GO:0071565	CC	e	nBAF complex	3/177	15/29107	9.53241e-05	5	3	0.0128329	6602.0, 8289.0, 57492.0
GO:0010494	CC	e	cytoplasmic stress granule	5/177	77/29107	0.00010896	7	5	0.0128329	1981.0, 6311.0, 10482.0, 11273.0, 23215.0
GO:0035060	CC	e	brahma complex	2/177	3/29107	0.000109871	5	2	0.0128329	8289.0, 57492.0
GO:0000792	CC	e	heterochromatin	4/177	42/29107	0.00012351	3	4	0.0135244	4204.0, 5371.0, 7317.0, 22880.0
GO:0071013	CC	e	catalytic step 2 spliceosome	5/177	85/29107	0.000173949	4	5	0.017927	9092.0, 10291.0, 10992.0, 23020.0, 23524.0
GO:0005681	CC	e	spliceosomal complex	5/177	89/29107	0.000215855	3	5	0.0202113	7536.0, 10262.0, 10291.0, 10992.0, 23020.0
GO:0005694	CC	e	chromosome	7/177	198/29107	0.000219187	5	7	0.0202113	2033.0, 5430.0, 9656.0, 79080.0, 79813.0, 114785.0, 200424.0
GO:0000932	CC	e	P-body	5/177	93/29107	0.000265038	7	5	0.0232174	4849.0, 5976.0, 55095.0, 57690.0, 80153.0
GO:0017053	CC	e	transcription repressor complex	4/177	54/29107	0.000329713	3	4	0.0275075	6497.0, 9612.0, 23013.0, 57649.0
GO:0000785	CC	e	chromatin	16/177	984/29107	0.000354824	2	16	0.0276746	463.0, 1387.0, 1523.0, 4782.0, 4784.0, 5371.0, 5514.0, 5976.0, 6668.0, 6874.0, 8289.0, 9612.0, 23126.0, 23476.0, 57459.0, 116113.0
GO:0070822	CC	e	Sin3-type complex	2/177	5/29107	0.000363308	4	2	0.0276746	57649.0, 79595.0
GO:0035097	CC	e	histone methyltransferase complex	3/177	24/29107	0.000407299	5	3	0.0297329	4297.0, 8085.0, 23054.0
GO:0032991	CC	e	protein-containing complex	12/177	643/29107	0.000603331	1	12	0.0422814	81.0, 4627.0, 6497.0, 6874.0, 8844.0, 9150.0, 10847.0, 51593.0, 57459.0, 64375.0, 84444.0, 124245.0
GO:0003723	MF	e	RNA binding	41/177	1389/29107	1.99401e-17	4	41	8.80754e-14	81.0, 1786.0, 1981.0, 3609.0, 4204.0, 4627.0, 5430.0, 5514.0, 5976.0, 6311.0, 6711.0, 6830.0, 7317.0, 7536.0, 8570.0, 9092.0, 10262.0, 10291.0, 10482.0, 10523.0, 10985.0, 10992.0, 11083.0, 11100.0, 11176.0, 11273.0, 23013.0, 23020.0, 23082.0, 23131.0, 23211.0, 23215.0, 23293.0, 23524.0, 51593.0, 55095.0, 57466.0, 57602.0, 57690.0, 79080.0, 124245.0
GO:0005515	MF	e	protein binding	128/177	12418/29107	1.98288e-15	2	128	4.3792e-12	81.0, 463.0, 473.0, 835.0, 1387.0, 1501.0, 1786.0, 1822.0, 1889.0, 1981.0, 2033.0, 2775.0, 3480.0, 3482.0, 3609.0, 4204.0, 4297.0, 4627.0, 4684.0, 4784.0, 4849.0, 5298.0, 5371.0, 5430.0, 5514.0, 5546.0, 5589.0, 5598.0, 5818.0, 5976.0, 6196.0, 6311.0, 6449.0, 6497.0, 6602.0, 6668.0, 6711.0, 6830.0, 6874.0, 7317.0, 7536.0, 8021.0, 8085.0, 8289.0, 8295.0, 8570.0, 8844.0, 9092.0, 9139.0, 9150.0, 9230…
GO:0003713	MF	e	transcription coactivator activity	16/177	232/29107	1.11876e-12	3	16	1.64719e-09	81.0, 473.0, 1387.0, 2033.0, 6602.0, 8085.0, 8289.0, 9794.0, 9968.0, 10847.0, 23054.0, 23476.0, 27005.0, 57178.0, 57492.0, 171023.0
GO:0003677	MF	e	DNA binding	25/177	921/29107	4.18733e-10	4	25	4.62385e-07	1786.0, 2033.0, 3609.0, 4204.0, 5371.0, 5430.0, 5514.0, 6830.0, 6874.0, 8085.0, 8289.0, 8570.0, 9612.0, 9640.0, 10847.0, 23013.0, 23126.0, 23132.0, 51593.0, 57492.0, 57634.0, 84444.0, 91748.0, 161725.0, 171023.0
GO:0003682	MF	e	chromatin binding	17/177	418/29107	8.73006e-10	2	17	6.98811e-07	473.0, 1387.0, 2033.0, 4204.0, 5976.0, 6602.0, 9612.0, 9968.0, 22880.0, 23054.0, 23133.0, 23476.0, 23636.0, 26053.0, 57634.0, 114785.0, 171023.0
GO:0008270	MF	e	zinc ion binding	23/177	810/29107	9.49256e-10	6	23	6.98811e-07	463.0, 473.0, 1387.0, 1786.0, 1889.0, 2033.0, 4297.0, 5371.0, 5976.0, 6497.0, 7536.0, 22880.0, 22992.0, 23133.0, 23140.0, 23352.0, 24149.0, 57178.0, 57459.0, 64375.0, 79813.0, 161725.0, 200424.0
GO:0003714	MF	e	transcription corepressor activity	11/177	186/29107	2.09486e-08	3	11	1.32185e-05	473.0, 1387.0, 1822.0, 4204.0, 7536.0, 9139.0, 9612.0, 23013.0, 51684.0, 57649.0, 91748.0
GO:0003729	MF	e	mRNA binding	9/177	210/29107	5.99282e-06	5	9	0.00330878	1981.0, 4204.0, 7536.0, 8570.0, 10482.0, 23013.0, 23524.0, 55095.0, 80153.0
GO:0003712	MF	e	transcription coregulator activity	7/177	127/29107	1.32095e-05	2	7	0.00648295	6602.0, 8295.0, 9968.0, 22992.0, 23133.0, 23476.0, 57649.0
GO:0019904	MF	e	protein domain specific binding	9/177	245/29107	2.05278e-05	3	9	0.00793348	835.0, 1822.0, 4204.0, 4627.0, 6497.0, 9968.0, 23114.0, 57661.0, 64375.0
GO:0017056	MF	e	structural constituent of nuclear pore	4/177	27/29107	2.07934e-05	2	4	0.00793348	8021.0, 9883.0, 23636.0, 100101267.0
GO:0008022	MF	e	protein C-terminus binding	8/177	189/29107	2.17786e-05	3	8	0.00793348	2033.0, 5430.0, 6311.0, 8844.0, 9656.0, 9968.0, 23215.0, 57466.0
GO:0030374	MF	e	nuclear receptor coactivator activity	5/177	56/29107	2.33496e-05	4	5	0.00793348	81.0, 9968.0, 23054.0, 23082.0, 57178.0
GO:0004386	MF	e	helicase activity	4/177	30/29107	3.20106e-05	3	4	0.0100993	5976.0, 10847.0, 23020.0, 57634.0
GO:0034212	MF	e	peptide N-acetyltransferase activity	2/177	2/29107	3.6771e-05	7	2	0.0108278	1387.0, 2033.0
GO:0005010	MF	e	insulin-like growth factor-activated receptor activity	2/177	3/29107	0.000109871	8	2	0.0303312	3480.0, 3482.0
GO:0016922	MF	e	nuclear receptor binding	4/177	42/29107	0.00012351	6	4	0.0320909	81.0, 2033.0, 8289.0, 11176.0
