## Supplementary material for "Transcriptional and genetic sex differences for schizophrenia across the dorsolateral prefrontal cortex, hippocampus, and caudate nucleus": Data S4: GO_analysis_module_magenta.xlsx

### Sheet: Sheet1
GO	NS	enrichment	name	ratio_in_study	ratio_in_pop	p_uncorrected	depth	study_count	p_fdr_bh	study_items
GO:0006357	BP	e	regulation of transcription by RNA polymerase II	92/621	1598/29107	3.42164e-18	10	92	4.24352e-14	865.0, 1105.0, 1112.0, 2005.0, 2122.0, 2551.0, 3150.0, 4089.0, 4090.0, 4193.0, 4780.0, 5241.0, 5396.0, 5934.0, 7539.0, 7543.0, 7570.0, 7572.0, 7576.0, 7587.0, 7741.0, 7769.0, 7771.0, 9031.0, 9422.0, 9849.0, 9969.0, 10224.0, 10780.0, 22807.0, 22890.0, 23269.0, 26959.0, 29915.0, 30832.0, 51276.0, 51351.0, 51710.0, 55023.0, 55578.0, 55762.0, 55818.0, 56242.0, 57018.0, 57573.0, 57684.0, 59348.0, 6437…
GO:0051301	BP	e	cell division	26/621	350/29107	4.54303e-08	2	26	0.000281713	900.0, 1060.0, 1070.0, 5501.0, 5586.0, 5925.0, 6993.0, 8658.0, 9113.0, 10051.0, 10735.0, 23111.0, 23137.0, 23244.0, 23607.0, 54962.0, 57695.0, 79003.0, 79023.0, 79892.0, 115106.0, 119504.0, 121441.0, 163859.0, 246184.0, 348995.0
GO:0000122	BP	e	negative regulation of transcription by RNA polymerase II	41/621	894/29107	5.16758e-06	11	41	0.0202547	93.0, 857.0, 865.0, 1407.0, 2005.0, 2551.0, 4089.0, 4090.0, 4193.0, 5074.0, 5396.0, 5828.0, 5925.0, 5933.0, 7189.0, 7514.0, 7539.0, 7700.0, 8819.0, 9205.0, 22890.0, 23411.0, 23429.0, 25836.0, 29915.0, 51317.0, 55646.0, 57684.0, 59348.0, 64376.0, 79577.0, 80014.0, 80314.0, 126069.0, 147948.0, 148156.0, 170959.0, 359948.0, 403341.0, 100381270.0, 101060200.0
GO:0006974	BP	e	cellular response to DNA damage stimulus	18/621	246/29107	6.53271e-06	4	18	0.0202547	580.0, 5930.0, 7189.0, 7486.0, 9031.0, 10010.0, 22890.0, 23137.0, 23411.0, 25836.0, 51426.0, 55602.0, 80854.0, 115004.0, 245711.0, 252983.0, 254225.0, 257218.0
GO:0007030	BP	e	Golgi organization	12/621	119/29107	9.52647e-06	5	12	0.0236294	3998.0, 9712.0, 10972.0, 22796.0, 25923.0, 27314.0, 50999.0, 51014.0, 55300.0, 81671.0, 116068.0, 165324.0
GO:0006355	BP	e	regulation of transcription, DNA-templated	27/621	499/29107	1.15968e-05	9	27	0.0239706	93.0, 1112.0, 5925.0, 7539.0, 7570.0, 7587.0, 7700.0, 7741.0, 8819.0, 9111.0, 9252.0, 23429.0, 29072.0, 29915.0, 50809.0, 51351.0, 55749.0, 56242.0, 59348.0, 60313.0, 80014.0, 80264.0, 90321.0, 91392.0, 170959.0, 339500.0, 109504726.0
GO:0005634	CC	e	nucleus	241/621	5386/29107	6.16783e-33	5	241	1.0806e-29	330.0, 580.0, 858.0, 900.0, 1030.0, 1105.0, 1112.0, 1195.0, 1407.0, 1466.0, 1763.0, 2005.0, 2013.0, 2072.0, 2122.0, 2256.0, 2551.0, 2969.0, 3150.0, 3151.0, 3187.0, 3189.0, 3475.0, 4089.0, 4090.0, 4193.0, 4780.0, 4820.0, 4850.0, 5052.0, 5074.0, 5396.0, 5433.0, 5501.0, 5525.0, 5586.0, 5782.0, 5783.0, 5925.0, 5927.0, 5930.0, 6207.0, 6322.0, 6502.0, 6815.0, 6917.0, 7178.0, 7189.0, 7486.0, 7514.0, 753…
GO:0005654	CC	e	nucleoplasm	187/621	3805/29107	2.80385e-29	2	187	2.45618e-26	330.0, 580.0, 839.0, 865.0, 868.0, 900.0, 1060.0, 1105.0, 1763.0, 1787.0, 2005.0, 2072.0, 2122.0, 2551.0, 2969.0, 3150.0, 3187.0, 3189.0, 4089.0, 4090.0, 4193.0, 4289.0, 4507.0, 4729.0, 4780.0, 5241.0, 5243.0, 5396.0, 5433.0, 5558.0, 5586.0, 5782.0, 5783.0, 5925.0, 5927.0, 5933.0, 5934.0, 6102.0, 6207.0, 6210.0, 6224.0, 6502.0, 6617.0, 6738.0, 6744.0, 6815.0, 6917.0, 7178.0, 7402.0, 7486.0, 7514.…
GO:0005829	CC	e	cytosol	183/621	5293/29107	5.10659e-12	2	183	2.98225e-09	224.0, 330.0, 567.0, 663.0, 831.0, 839.0, 868.0, 1030.0, 1060.0, 1203.0, 2005.0, 2013.0, 2122.0, 2635.0, 3187.0, 3417.0, 3987.0, 4089.0, 4090.0, 4140.0, 4193.0, 4214.0, 4289.0, 4507.0, 4729.0, 4734.0, 4780.0, 4850.0, 5052.0, 5193.0, 5238.0, 5241.0, 5396.0, 5433.0, 5501.0, 5525.0, 5586.0, 5611.0, 5723.0, 5756.0, 5782.0, 5783.0, 5825.0, 5828.0, 5873.0, 5906.0, 5908.0, 5925.0, 5930.0, 5934.0, 6093.0…
GO:0005737	CC	e	cytoplasm	157/621	4724/29107	5.93636e-09	2	157	2.60012e-06	93.0, 224.0, 330.0, 580.0, 663.0, 831.0, 839.0, 900.0, 1030.0, 1070.0, 1102.0, 1105.0, 1195.0, 1407.0, 1466.0, 1763.0, 1787.0, 2013.0, 2256.0, 2635.0, 2653.0, 2660.0, 2969.0, 3150.0, 3151.0, 3417.0, 3987.0, 4089.0, 4090.0, 4140.0, 4193.0, 4214.0, 4289.0, 4734.0, 4780.0, 4820.0, 5052.0, 5074.0, 5501.0, 5525.0, 5586.0, 5611.0, 5723.0, 5756.0, 5782.0, 5783.0, 5906.0, 6093.0, 6102.0, 6210.0, 6443.0, …
GO:0005814	CC	e	centriole	17/621	144/29107	1.33377e-08	5	17	4.67352e-06	1070.0, 6093.0, 6102.0, 8481.0, 9857.0, 10806.0, 22832.0, 22995.0, 51174.0, 51199.0, 54875.0, 55125.0, 56647.0, 57639.0, 80705.0, 121441.0, 163786.0
GO:0000242	CC	e	pericentriolar material	7/621	22/29107	2.51137e-07	2	7	7.33319e-05	8658.0, 22995.0, 27241.0, 51199.0, 55125.0, 121441.0, 387119.0
GO:0016604	CC	e	nuclear body	20/621	321/29107	2.20244e-05	2	20	0.00551239	1060.0, 4193.0, 5586.0, 6102.0, 8658.0, 9031.0, 9169.0, 22890.0, 25896.0, 25929.0, 29915.0, 51426.0, 55596.0, 55904.0, 57532.0, 59348.0, 64802.0, 79664.0, 112495.0, 254225.0
GO:0005694	CC	e	chromosome	14/621	198/29107	9.8177e-05	5	14	0.0215008	5930.0, 5934.0, 7486.0, 7543.0, 10436.0, 10735.0, 23244.0, 25896.0, 29072.0, 50809.0, 55035.0, 80854.0, 84298.0, 128061.0
GO:0032039	CC	e	integrator complex	5/621	25/29107	0.00016222	3	5	0.0284209	25836.0, 25896.0, 26512.0, 55656.0, 57117.0
GO:0005813	CC	e	centrosome	25/621	527/29107	0.000205882	3	25	0.0327914	1070.0, 4089.0, 4780.0, 5525.0, 5586.0, 5930.0, 7486.0, 8481.0, 9857.0, 10806.0, 22832.0, 22890.0, 22995.0, 23473.0, 25853.0, 51199.0, 54875.0, 55125.0, 56647.0, 90799.0, 115106.0, 121441.0, 137492.0, 163786.0, 387119.0
GO:0005576	CC	p	extracellular region	18/621	1854/29107	0.000119469	2	18	0.0232566	284.0, 567.0, 1842.0, 2256.0, 3417.0, 3953.0, 5157.0, 5611.0, 5873.0, 6093.0, 6993.0, 8481.0, 8763.0, 23643.0, 51192.0, 118429.0, 135228.0, 374354.0
GO:0005515	MF	e	protein binding	424/621	12418/29107	1.24992e-38	2	424	5.52088e-35	22.0, 93.0, 224.0, 330.0, 567.0, 580.0, 663.0, 831.0, 839.0, 857.0, 858.0, 865.0, 868.0, 900.0, 1030.0, 1060.0, 1070.0, 1102.0, 1105.0, 1112.0, 1195.0, 1203.0, 1407.0, 1466.0, 1519.0, 1763.0, 2005.0, 2013.0, 2054.0, 2059.0, 2072.0, 2110.0, 2122.0, 2256.0, 2551.0, 2619.0, 2635.0, 2653.0, 2660.0, 2791.0, 2969.0, 3150.0, 3151.0, 3187.0, 3189.0, 3417.0, 3824.0, 3895.0, 3953.0, 3987.0, 3998.0, 4089.0,…
GO:0046872	MF	e	metal ion binding	130/621	2297/29107	3.53899e-25	4	130	7.81586e-22	93.0, 330.0, 580.0, 1466.0, 1763.0, 2110.0, 2122.0, 3998.0, 4089.0, 4090.0, 4729.0, 4850.0, 5501.0, 5558.0, 5828.0, 6093.0, 6392.0, 6738.0, 6868.0, 7543.0, 7572.0, 7576.0, 7587.0, 7700.0, 7741.0, 7769.0, 7771.0, 8493.0, 8819.0, 9169.0, 9422.0, 9692.0, 9849.0, 9877.0, 10010.0, 10201.0, 10224.0, 10390.0, 10668.0, 10780.0, 22807.0, 22847.0, 22890.0, 22978.0, 23411.0, 23429.0, 23469.0, 23527.0, 29066…
GO:0000978	MF	e	RNA polymerase II cis-regulatory region sequence-specific DNA binding	66/621	1178/29107	1.05471e-12	9	66	1.55288e-09	2005.0, 2122.0, 2551.0, 4089.0, 4090.0, 4780.0, 5241.0, 5396.0, 7572.0, 7576.0, 7587.0, 7700.0, 7741.0, 7769.0, 7771.0, 9422.0, 10780.0, 22807.0, 22890.0, 23269.0, 23411.0, 26959.0, 30832.0, 51276.0, 51351.0, 55749.0, 55762.0, 56242.0, 57573.0, 57684.0, 59348.0, 64376.0, 79027.0, 79788.0, 79898.0, 80264.0, 84622.0, 84671.0, 90317.0, 90338.0, 91392.0, 93134.0, 125893.0, 126017.0, 134187.0, 147657.…
GO:0003723	MF	e	RNA binding	69/621	1389/29107	9.57137e-11	4	69	1.05692e-07	580.0, 831.0, 1763.0, 1787.0, 3151.0, 3187.0, 3189.0, 3895.0, 4850.0, 5052.0, 5411.0, 5501.0, 5586.0, 5930.0, 6170.0, 6207.0, 6210.0, 6224.0, 6738.0, 7178.0, 7514.0, 8087.0, 9169.0, 9782.0, 9877.0, 10146.0, 10179.0, 10436.0, 10914.0, 23272.0, 23318.0, 25929.0, 25957.0, 26065.0, 26959.0, 29066.0, 29896.0, 51065.0, 51077.0, 51320.0, 53981.0, 54726.0, 55035.0, 55119.0, 55596.0, 55602.0, 55646.0, 557…
GO:0000981	MF	e	DNA-binding transcription factor activity, RNA polymerase II-specific	64/621	1242/29107	1.20333e-10	3	64	1.06302e-07	1112.0, 2005.0, 2551.0, 2969.0, 4089.0, 4090.0, 4780.0, 5241.0, 5396.0, 7539.0, 7570.0, 7572.0, 7576.0, 7587.0, 7700.0, 7741.0, 9422.0, 9849.0, 10224.0, 10780.0, 23269.0, 26959.0, 30832.0, 51276.0, 51351.0, 51710.0, 55762.0, 56242.0, 57573.0, 79027.0, 79788.0, 80264.0, 84671.0, 90317.0, 90338.0, 90576.0, 91392.0, 93134.0, 124961.0, 125893.0, 126017.0, 126069.0, 134187.0, 147657.0, 147694.0, 14794…
GO:0003677	MF	e	DNA binding	43/621	921/29107	2.05864e-06	4	43	0.0015155	1060.0, 1105.0, 1407.0, 1763.0, 2005.0, 2072.0, 2122.0, 2969.0, 3150.0, 4089.0, 4780.0, 5241.0, 5411.0, 5558.0, 5927.0, 6654.0, 6917.0, 7486.0, 7570.0, 8819.0, 10146.0, 22847.0, 23075.0, 23429.0, 50809.0, 51317.0, 54469.0, 54962.0, 55252.0, 55646.0, 59348.0, 60313.0, 64215.0, 80012.0, 83591.0, 84324.0, 90321.0, 112495.0, 115004.0, 157777.0, 163115.0, 168850.0, 257218.0
GO:0003682	MF	e	chromatin binding	24/621	418/29107	1.34732e-05	2	24	0.00850156	2005.0, 2551.0, 3150.0, 3151.0, 4089.0, 6322.0, 7486.0, 9324.0, 10051.0, 10389.0, 10735.0, 23272.0, 25836.0, 25842.0, 51317.0, 54454.0, 54799.0, 55252.0, 79892.0, 80012.0, 80854.0, 115004.0, 170959.0, 201973.0
GO:0008270	MF	e	zinc ion binding	36/621	810/29107	3.67386e-05	6	36	0.0202843	868.0, 3987.0, 4193.0, 4214.0, 5193.0, 5229.0, 5241.0, 5927.0, 5930.0, 6917.0, 7189.0, 7402.0, 7539.0, 7570.0, 8658.0, 9031.0, 9205.0, 9317.0, 9782.0, 10802.0, 23318.0, 23586.0, 51351.0, 54469.0, 54799.0, 55596.0, 64376.0, 79670.0, 79710.0, 79830.0, 80012.0, 84085.0, 89122.0, 149041.0, 201973.0, 109504726.0
GO:0042393	MF	e	histone binding	13/621	166/29107	6.14415e-05	3	13	0.0275702	5927.0, 6322.0, 8520.0, 8658.0, 9031.0, 10389.0, 23411.0, 25842.0, 54454.0, 54799.0, 55196.0, 55274.0, 80012.0
GO:0035198	MF	e	miRNA binding	6/621	33/29107	6.24184e-05	6	6	0.0275702	9782.0, 23318.0, 29066.0, 79670.0, 149041.0, 192669.0
