## Supplementary material for "Transcriptional and genetic sex differences for schizophrenia across the dorsolateral prefrontal cortex, hippocampus, and caudate nucleus": Data S4: GO_analysis_module_midnightblue.xlsx

### Sheet: Sheet1
GO	NS	enrichment	name	ratio_in_study	ratio_in_pop	p_uncorrected	depth	study_count	p_fdr_bh	study_items
GO:0005829	CC	e	cytosol	88/234	5293/29107	2.46719e-12	2	88	4.32252e-09	226.0, 327.0, 398.0, 738.0, 818.0, 1212.0, 1639.0, 2193.0, 2582.0, 2644.0, 2664.0, 3029.0, 3069.0, 3208.0, 3795.0, 4723.0, 4779.0, 5050.0, 5214.0, 5300.0, 5434.0, 5518.0, 5536.0, 5590.0, 5709.0, 5881.0, 6620.0, 6804.0, 6843.0, 7001.0, 7070.0, 7264.0, 7283.0, 7453.0, 8078.0, 8266.0, 8340.0, 8536.0, 8775.0, 9040.0, 9093.0, 9296.0, 9681.0, 9715.0, 9927.0, 10043.0, 10121.0, 10273.0, 10383.0, 10419.0,…
GO:0005739	CC	e	mitochondrion	31/234	1307/29107	7.53388e-08	5	31	6.05945e-05	740.0, 3029.0, 3421.0, 4191.0, 4723.0, 5188.0, 5300.0, 5518.0, 8402.0, 9093.0, 9673.0, 9927.0, 10131.0, 10452.0, 10873.0, 22907.0, 23464.0, 23770.0, 26073.0, 27349.0, 51102.0, 51295.0, 55572.0, 55753.0, 57128.0, 60314.0, 65009.0, 80142.0, 80331.0, 83636.0, 84303.0
GO:0070062	CC	e	extracellular exosome	42/234	2169/29107	1.03758e-07	6	42	6.05945e-05	226.0, 327.0, 381.0, 537.0, 2161.0, 3485.0, 3795.0, 4191.0, 4758.0, 5214.0, 5518.0, 5524.0, 5590.0, 5709.0, 5881.0, 6623.0, 7001.0, 7070.0, 7264.0, 7453.0, 8340.0, 8775.0, 9114.0, 9296.0, 10043.0, 10121.0, 10211.0, 10383.0, 10525.0, 10856.0, 11021.0, 11313.0, 11344.0, 23646.0, 51160.0, 55611.0, 66005.0, 78986.0, 81876.0, 85369.0, 127262.0, 441531.0
GO:0016020	CC	e	membrane	41/234	2121/29107	1.58878e-07	2	41	6.95888e-05	103.0, 226.0, 398.0, 738.0, 818.0, 955.0, 1639.0, 2030.0, 2193.0, 2542.0, 4191.0, 4758.0, 5050.0, 5214.0, 5518.0, 5590.0, 5664.0, 5709.0, 8266.0, 8775.0, 9114.0, 9296.0, 10043.0, 10061.0, 10131.0, 10211.0, 10525.0, 10856.0, 23344.0, 23770.0, 26100.0, 51428.0, 55324.0, 57192.0, 64840.0, 66005.0, 79803.0, 80331.0, 81037.0, 83658.0, 89801.0
GO:0098978	CC	e	glutamatergic synapse	14/234	333/29107	5.95465e-07	4	14	0.000208651	2563.0, 3208.0, 5300.0, 5590.0, 6804.0, 8536.0, 8775.0, 10211.0, 10814.0, 50632.0, 53826.0, 57617.0, 64840.0, 79012.0
GO:0005737	CC	e	cytoplasm	65/234	4724/29107	7.01116e-06	2	65	0.00204726	103.0, 321.0, 381.0, 808.0, 818.0, 1639.0, 2193.0, 2644.0, 2664.0, 3069.0, 3208.0, 3795.0, 4191.0, 4758.0, 5050.0, 5214.0, 5300.0, 5518.0, 5524.0, 5590.0, 6620.0, 6623.0, 7001.0, 7283.0, 7453.0, 8266.0, 8303.0, 10043.0, 10121.0, 10273.0, 10383.0, 10419.0, 10533.0, 10856.0, 11040.0, 11313.0, 11344.0, 22907.0, 23386.0, 25864.0, 25876.0, 26270.0, 28989.0, 30845.0, 50861.0, 51160.0, 51295.0, 54870.0,…
GO:0005765	CC	e	lysosomal membrane	12/234	331/29107	1.70686e-05	7	12	0.00427203	4758.0, 5664.0, 9114.0, 9681.0, 10211.0, 23646.0, 57192.0, 57617.0, 64601.0, 79803.0, 80331.0, 155066.0
GO:0031201	CC	e	SNARE complex	5/234	48/29107	4.15627e-05	3	5	0.00910224	6804.0, 6843.0, 8775.0, 10814.0, 116841.0
GO:0033180	CC	e	proton-transporting V-type ATPase, V1 domain	2/234	2/29107	6.43564e-05	4	2	0.0116955	537.0, 9296.0
GO:0005759	CC	e	mitochondrial matrix	12/234	381/29107	6.67553e-05	5	12	0.0116955	3029.0, 3421.0, 4191.0, 9093.0, 10131.0, 10873.0, 26073.0, 27349.0, 51102.0, 55753.0, 57128.0, 60314.0
GO:0030426	CC	e	growth cone	7/234	134/29107	0.000109618	3	7	0.0174592	808.0, 5664.0, 5881.0, 7070.0, 11336.0, 11344.0, 50861.0
GO:0070033	CC	e	synaptobrevin 2-SNAP-25-syntaxin-1a-complexin II complex	2/234	3/29107	0.000192043	4	2	0.0258815	6804.0, 10814.0
GO:0033181	CC	e	plasma membrane proton-transporting V-type ATPase complex	2/234	3/29107	0.000192043	5	2	0.0258815	537.0, 9114.0
GO:0030672	CC	e	synaptic vesicle membrane	5/234	74/29107	0.000330057	8	5	0.0413042	808.0, 1212.0, 6843.0, 127262.0, 192683.0
GO:0070044	CC	e	synaptobrevin 2-SNAP-25-syntaxin-1a complex	2/234	4/29107	0.000382047	4	2	0.0446231	6804.0, 8775.0
GO:0005515	MF	e	protein binding	178/234	12418/29107	3.32759e-25	2	178	1.4698e-21	103.0, 226.0, 321.0, 327.0, 381.0, 398.0, 537.0, 738.0, 740.0, 808.0, 818.0, 1212.0, 1639.0, 2161.0, 2193.0, 2542.0, 2563.0, 2644.0, 2664.0, 2801.0, 2962.0, 3029.0, 3049.0, 3069.0, 3208.0, 3421.0, 3485.0, 3795.0, 4723.0, 4758.0, 4779.0, 5050.0, 5188.0, 5214.0, 5300.0, 5434.0, 5518.0, 5524.0, 5536.0, 5590.0, 5646.0, 5664.0, 5709.0, 5881.0, 5993.0, 6324.0, 6620.0, 6623.0, 6804.0, 6843.0, 6919.0, 70…
