## Supplementary material for "Transcriptional and genetic sex differences for schizophrenia across the dorsolateral prefrontal cortex, hippocampus, and caudate nucleus": Data S4: GO_analysis_module_pink.xlsx

### Sheet: Sheet1
GO	NS	enrichment	name	ratio_in_study	ratio_in_pop	p_uncorrected	depth	study_count	p_fdr_bh	study_items
GO:0007268	BP	e	chemical synaptic transmission	20/538	245/29107	3.67281e-08	7	20	0.000455502	40.0, 320.0, 773.0, 777.0, 1816.0, 2560.0, 2902.0, 3350.0, 3354.0, 3360.0, 4884.0, 5100.0, 5582.0, 6853.0, 8927.0, 9568.0, 10497.0, 56123.0, 56125.0, 57468.0
GO:0018105	BP	e	peptidyl-serine phosphorylation	15/538	170/29107	6.94039e-07	9	15	0.00284084	2475.0, 5170.0, 5566.0, 5578.0, 5582.0, 5603.0, 5616.0, 8851.0, 22853.0, 23031.0, 53944.0, 57118.0, 166614.0, 204851.0, 375449.0
GO:0007411	BP	e	axon guidance	15/538	170/29107	6.94039e-07	4	15	0.00284084	1400.0, 1826.0, 1944.0, 1948.0, 1949.0, 2909.0, 3897.0, 6469.0, 6585.0, 6586.0, 7204.0, 8851.0, 8997.0, 10505.0, 151449.0
GO:2000311	BP	e	regulation of AMPA receptor activity	6/538	20/29107	1.20596e-06	9	6	0.00284084	10368.0, 10369.0, 59283.0, 80863.0, 146395.0, 729993.0
GO:0007274	BP	e	neuromuscular synaptic transmission	6/538	20/29107	1.20596e-06	8	6	0.00284084	104.0, 1960.0, 5864.0, 6812.0, 23085.0, 23504.0
GO:0006886	BP	e	intracellular protein transport	19/538	280/29107	1.37438e-06	6	19	0.00284084	161.0, 320.0, 4943.0, 6812.0, 8120.0, 8907.0, 8924.0, 11138.0, 22895.0, 23163.0, 23216.0, 23339.0, 55633.0, 81609.0, 112755.0, 112936.0, 129049.0, 143187.0, 146923.0
GO:0048167	BP	e	regulation of synaptic plasticity	8/538	50/29107	3.50963e-06	7	8	0.00609646	2185.0, 2902.0, 4130.0, 5923.0, 8831.0, 9783.0, 23085.0, 26037.0
GO:0048240	BP	e	sperm capacitation	6/538	24/29107	3.93257e-06	5	6	0.00609646	5566.0, 9389.0, 11057.0, 83853.0, 116369.0, 117155.0
GO:0007269	BP	e	neurotransmitter secretion	6/538	25/29107	5.0938e-06	8	6	0.00701926	5799.0, 6812.0, 6853.0, 8224.0, 23025.0, 140679.0
GO:0098693	BP	e	regulation of synaptic vesicle cycle	4/538	8/29107	7.61741e-06	6	4	0.00944711	5575.0, 6853.0, 8851.0, 8927.0
GO:0070588	BP	e	calcium ion transmembrane transport	11/538	114/29107	8.99648e-06	8	11	0.00955426	491.0, 773.0, 775.0, 776.0, 777.0, 9254.0, 10368.0, 10369.0, 59283.0, 117155.0, 255022.0
GO:2000300	BP	e	regulation of synaptic vesicle exocytosis	7/538	41/29107	9.24457e-06	9	7	0.00955426	107.0, 320.0, 5582.0, 5864.0, 6853.0, 9783.0, 84062.0
GO:0060292	BP	e	long-term synaptic depression	5/538	17/29107	1.09034e-05	8	5	0.0104018	1816.0, 2185.0, 6812.0, 22941.0, 80863.0
GO:0015816	BP	e	glycine transport	4/538	9/29107	1.35105e-05	8	4	0.0110281	23428.0, 140679.0, 206358.0, 388662.0
GO:0045762	BP	e	positive regulation of adenylate cyclase activity	4/538	9/29107	1.35105e-05	6	4	0.0110281	775.0, 776.0, 1816.0, 6786.0
GO:0050804	BP	e	modulation of chemical synaptic transmission	8/538	60/29107	1.42275e-05	6	8	0.0110281	773.0, 1759.0, 2899.0, 5566.0, 5575.0, 5786.0, 23096.0, 114781.0
GO:0006468	BP	e	protein phosphorylation	23/538	460/29107	1.88744e-05	7	23	0.0137694	1612.0, 2185.0, 2475.0, 4882.0, 5170.0, 5566.0, 5575.0, 5578.0, 5582.0, 5616.0, 5786.0, 7204.0, 8814.0, 8997.0, 11214.0, 22853.0, 23235.0, 79705.0, 80863.0, 91807.0, 167359.0, 204851.0, 283455.0
GO:0018107	BP	e	peptidyl-threonine phosphorylation	8/538	64/29107	2.30721e-05	9	8	0.0158967	2475.0, 5170.0, 5566.0, 5578.0, 8851.0, 11113.0, 22853.0, 204851.0
GO:0019226	BP	e	transmission of nerve impulse	5/538	20/29107	2.60932e-05	4	5	0.017032	1816.0, 10368.0, 10369.0, 59283.0, 146183.0
GO:0071333	BP	e	cellular response to glucose stimulus	8/538	67/29107	3.23917e-05	8	8	0.0200581	2309.0, 3745.0, 4760.0, 5566.0, 8660.0, 10497.0, 23516.0, 65985.0
GO:0016188	BP	e	synaptic vesicle maturation	4/538	11/29107	3.43569e-05	6	4	0.0200581	5864.0, 6812.0, 10497.0, 23025.0
GO:0048013	BP	e	ephrin receptor signaling pathway	7/538	50/29107	3.55813e-05	8	7	0.0200581	1944.0, 1948.0, 1949.0, 8440.0, 8851.0, 8997.0, 26037.0
GO:0090630	BP	e	activation of GTPase activity	10/538	115/29107	5.63193e-05	7	10	0.0303683	2185.0, 4943.0, 5923.0, 7248.0, 11138.0, 23216.0, 26037.0, 55633.0, 129049.0, 146923.0
GO:0099525	BP	e	presynaptic dense core vesicle exocytosis	3/538	5/29107	6.10831e-05	11	3	0.0311163	6812.0, 10497.0, 23025.0
GO:0031175	BP	e	neuron projection development	10/538	117/29107	6.52169e-05	6	10	0.0311163	2185.0, 3897.0, 5923.0, 8851.0, 23154.0, 66000.0, 84062.0, 85300.0, 114787.0, 157922.0
GO:0007156	BP	e	homophilic cell adhesion via plasma membrane adhesion molecules	12/538	166/29107	6.52334e-05	5	12	0.0311163	1826.0, 3897.0, 5097.0, 5100.0, 9746.0, 22883.0, 54660.0, 56097.0, 56123.0, 56125.0, 56137.0, 57863.0
GO:0035556	BP	e	intracellular signal transduction	20/538	402/29107	6.97984e-05	5	20	0.0320607	1606.0, 1612.0, 5170.0, 5578.0, 5582.0, 5603.0, 8997.0, 9628.0, 10497.0, 11113.0, 11214.0, 23025.0, 23031.0, 23235.0, 30837.0, 56776.0, 83593.0, 166614.0, 167359.0, 375449.0
GO:2000463	BP	e	positive regulation of excitatory postsynaptic potential	5/538	25/29107	8.28454e-05	8	5	0.0366946	2185.0, 2902.0, 23316.0, 54434.0, 112755.0
GO:0048790	BP	e	maintenance of presynaptic active zone structure	3/538	6/29107	0.000120485	7	3	0.0473221	5864.0, 8927.0, 23085.0
GO:0050882	BP	e	voluntary musculoskeletal movement	3/538	6/29107	0.000120485	6	3	0.0473221	2475.0, 4130.0, 143187.0
GO:0006904	BP	e	vesicle docking involved in exocytosis	5/538	27/29107	0.000122102	6	5	0.0473221	3745.0, 5864.0, 6812.0, 112755.0, 376267.0
GO:0051968	BP	e	positive regulation of synaptic transmission, glutamatergic	5/538	27/29107	0.000122102	8	5	0.0473221	2185.0, 10368.0, 10369.0, 57616.0, 59283.0
GO:0005886	CC	e	plasma membrane	179/538	4502/29107	4.14239e-25	3	179	7.25747e-22	40.0, 87.0, 107.0, 108.0, 161.0, 286.0, 320.0, 357.0, 478.0, 491.0, 492.0, 773.0, 775.0, 776.0, 777.0, 867.0, 887.0, 925.0, 1606.0, 1612.0, 1729.0, 1759.0, 1804.0, 1816.0, 1826.0, 1944.0, 1948.0, 1949.0, 2036.0, 2120.0, 2560.0, 2675.0, 2821.0, 2830.0, 2887.0, 2888.0, 2899.0, 2902.0, 2909.0, 2925.0, 3350.0, 3354.0, 3360.0, 3667.0, 3680.0, 3745.0, 3746.0, 3756.0, 3897.0, 4088.0, 4363.0, 4482.0, 483…
GO:0098978	CC	e	glutamatergic synapse	36/538	333/29107	1.93415e-17	4	36	1.69431e-14	87.0, 107.0, 320.0, 491.0, 492.0, 1759.0, 1948.0, 1949.0, 1994.0, 2185.0, 2475.0, 2899.0, 4884.0, 5100.0, 5575.0, 6780.0, 6812.0, 8224.0, 8650.0, 8831.0, 8927.0, 9228.0, 9722.0, 9746.0, 9912.0, 10160.0, 10368.0, 10369.0, 22839.0, 22883.0, 80863.0, 84062.0, 146395.0, 347730.0, 388662.0, 729993.0
GO:0030425	CC	e	dendrite	36/538	423/29107	3.5235e-14	5	36	2.05772e-11	108.0, 775.0, 1620.0, 1826.0, 2185.0, 2475.0, 2560.0, 2899.0, 2902.0, 3064.0, 3350.0, 3354.0, 3360.0, 3745.0, 3756.0, 3897.0, 4130.0, 4135.0, 5100.0, 5582.0, 6780.0, 6853.0, 8470.0, 8851.0, 8927.0, 9746.0, 9912.0, 10160.0, 10368.0, 10505.0, 23154.0, 51764.0, 57451.0, 66000.0, 85300.0, 140679.0
GO:0014069	CC	e	postsynaptic density	26/538	248/29107	1.21668e-12	4	26	5.32905e-10	775.0, 2185.0, 2902.0, 5170.0, 5582.0, 6853.0, 7248.0, 8224.0, 8440.0, 8831.0, 8851.0, 8927.0, 8997.0, 9228.0, 9743.0, 9912.0, 9922.0, 10505.0, 22941.0, 26037.0, 29102.0, 53335.0, 59283.0, 66000.0, 84062.0, 729993.0
GO:0005829	CC	e	cytosol	162/538	5293/29107	1.18044e-11	2	162	4.13628e-09	87.0, 104.0, 161.0, 286.0, 311.0, 320.0, 867.0, 990.0, 1352.0, 1400.0, 1606.0, 1729.0, 1730.0, 1994.0, 2036.0, 2120.0, 2185.0, 2309.0, 2475.0, 2762.0, 2802.0, 2821.0, 2887.0, 2888.0, 2909.0, 3064.0, 3096.0, 3667.0, 3797.0, 3899.0, 4088.0, 4130.0, 4306.0, 4482.0, 4836.0, 4862.0, 5141.0, 5153.0, 5170.0, 5297.0, 5493.0, 5522.0, 5528.0, 5566.0, 5575.0, 5578.0, 5582.0, 5603.0, 5864.0, 5923.0, 6469.0, …
GO:0045202	CC	e	synapse	30/538	407/29107	1.74638e-10	3	30	5.09944e-08	104.0, 478.0, 726.0, 773.0, 777.0, 1759.0, 1816.0, 1826.0, 1917.0, 1960.0, 2560.0, 2902.0, 3350.0, 3354.0, 3360.0, 4130.0, 8470.0, 22895.0, 23085.0, 23504.0, 26999.0, 54434.0, 56123.0, 56125.0, 57451.0, 57468.0, 83660.0, 85300.0, 221692.0, 729993.0
GO:0005887	CC	e	integral component of plasma membrane	61/538	1413/29107	8.39822e-10	4	61	2.10195e-07	40.0, 107.0, 108.0, 491.0, 492.0, 775.0, 925.0, 1816.0, 1826.0, 1948.0, 1949.0, 2560.0, 2830.0, 2899.0, 2902.0, 2925.0, 3350.0, 3354.0, 3360.0, 3756.0, 4363.0, 4882.0, 4985.0, 5097.0, 5100.0, 5362.0, 5786.0, 5799.0, 6541.0, 6548.0, 6786.0, 8506.0, 9057.0, 9293.0, 9568.0, 10057.0, 10505.0, 10888.0, 22853.0, 23428.0, 23516.0, 26011.0, 27242.0, 50937.0, 54660.0, 56097.0, 56123.0, 56125.0, 56137.0, 5…
GO:0005737	CC	e	cytoplasm	141/538	4724/29107	2.69507e-09	2	141	5.9022e-07	87.0, 104.0, 107.0, 108.0, 311.0, 320.0, 491.0, 726.0, 773.0, 775.0, 990.0, 1107.0, 1612.0, 1620.0, 1729.0, 1749.0, 1759.0, 1917.0, 1994.0, 2185.0, 2309.0, 2475.0, 2560.0, 2762.0, 2830.0, 2887.0, 2888.0, 2902.0, 3064.0, 3360.0, 3667.0, 4088.0, 4130.0, 4209.0, 4482.0, 4760.0, 4836.0, 4858.0, 4948.0, 5170.0, 5297.0, 5493.0, 5566.0, 5575.0, 5578.0, 5603.0, 5784.0, 5791.0, 6548.0, 6780.0, 6812.0, 720…
GO:0030426	CC	e	growth cone	16/538	134/29107	4.06936e-09	3	16	7.92168e-07	867.0, 1400.0, 1826.0, 2185.0, 5923.0, 7248.0, 8851.0, 22853.0, 22941.0, 54434.0, 57451.0, 57616.0, 84062.0, 85300.0, 114787.0, 347730.0
GO:0043197	CC	e	dendritic spine	17/538	157/29107	6.02772e-09	6	17	1.05606e-06	40.0, 320.0, 2185.0, 2902.0, 5566.0, 8851.0, 9743.0, 9912.0, 10160.0, 22895.0, 22941.0, 23613.0, 26037.0, 26115.0, 50807.0, 57451.0, 84062.0
GO:0005891	CC	e	voltage-gated calcium channel complex	8/538	27/29107	2.10808e-08	7	8	3.3576e-06	773.0, 775.0, 776.0, 777.0, 9254.0, 10368.0, 10369.0, 59283.0
GO:0043005	CC	e	neuron projection	24/538	339/29107	2.56782e-08	4	24	3.74902e-06	286.0, 2560.0, 2821.0, 2902.0, 4130.0, 4884.0, 4985.0, 5923.0, 8648.0, 8851.0, 9568.0, 22895.0, 22941.0, 23025.0, 26011.0, 26999.0, 55964.0, 57030.0, 57451.0, 57468.0, 57699.0, 84062.0, 85300.0, 140679.0
GO:0048786	CC	e	presynaptic active zone	9/538	39/29107	3.04825e-08	2	9	4.1081e-06	5864.0, 6853.0, 8927.0, 9783.0, 9912.0, 10497.0, 23025.0, 57030.0, 140679.0
GO:0045211	CC	e	postsynaptic membrane	15/538	139/29107	4.93595e-08	5	15	6.17699e-06	286.0, 2560.0, 2899.0, 2902.0, 3745.0, 9568.0, 9746.0, 10505.0, 22883.0, 22895.0, 22941.0, 23345.0, 57451.0, 84062.0, 729993.0
GO:0030672	CC	e	synaptic vesicle membrane	11/538	74/29107	1.13543e-07	8	11	1.32618e-05	5799.0, 6853.0, 8224.0, 8927.0, 10497.0, 22895.0, 23025.0, 57030.0, 80863.0, 84062.0, 140679.0
GO:0098685	CC	e	Schaffer collateral - CA1 synapse	11/538	78/29107	1.97699e-07	4	11	2.02557e-05	107.0, 320.0, 5575.0, 5786.0, 6853.0, 8927.0, 10368.0, 10369.0, 23096.0, 84062.0, 146395.0
GO:0030424	CC	e	axon	22/538	324/29107	2.01936e-07	5	22	2.02557e-05	478.0, 1826.0, 2899.0, 3064.0, 3745.0, 3746.0, 3897.0, 4130.0, 4135.0, 5864.0, 6812.0, 6853.0, 8567.0, 8851.0, 8927.0, 26115.0, 27242.0, 66000.0, 84062.0, 85300.0, 112755.0, 347730.0
GO:0099061	CC	e	integral component of postsynaptic density membrane	9/538	48/29107	2.08107e-07	8	9	2.02557e-05	107.0, 1949.0, 4985.0, 9746.0, 10368.0, 10369.0, 22883.0, 146395.0, 729993.0
GO:0008021	CC	e	synaptic vesicle	13/538	125/29107	5.91417e-07	9	13	5.45348e-05	320.0, 1759.0, 2902.0, 5864.0, 6853.0, 8224.0, 8927.0, 9922.0, 22895.0, 112755.0, 143187.0, 376267.0, 388662.0
GO:0098982	CC	e	GABA-ergic synapse	9/538	65/29107	3.00245e-06	4	9	0.000263015	491.0, 492.0, 2560.0, 8927.0, 9746.0, 22883.0, 140679.0, 347730.0, 388662.0
GO:0098839	CC	e	postsynaptic density membrane	7/538	40/29107	7.78962e-06	6	7	0.000649877	491.0, 775.0, 3756.0, 10368.0, 10369.0, 59283.0, 80863.0
GO:0048471	CC	e	perinuclear region of cytoplasm	30/538	713/29107	3.15076e-05	2	30	0.00250915	320.0, 867.0, 2185.0, 3064.0, 3756.0, 4135.0, 5141.0, 5566.0, 5578.0, 5582.0, 5864.0, 6548.0, 6812.0, 7248.0, 8470.0, 8851.0, 9722.0, 10021.0, 10970.0, 11214.0, 22853.0, 23368.0, 25819.0, 26999.0, 55275.0, 55662.0, 56776.0, 85300.0, 143187.0, 376267.0
GO:0043025	CC	e	neuronal cell body	19/538	355/29107	3.99873e-05	3	19	0.00304599	40.0, 478.0, 773.0, 1620.0, 1826.0, 1917.0, 2185.0, 2475.0, 3897.0, 4130.0, 5153.0, 6780.0, 8470.0, 8851.0, 22853.0, 22941.0, 23154.0, 57468.0, 143187.0
GO:0048787	CC	e	presynaptic active zone membrane	4/538	12/29107	5.07821e-05	5	4	0.00370709	320.0, 6812.0, 8506.0, 112755.0
GO:0016323	CC	e	basolateral plasma membrane	14/538	228/29107	9.77348e-05	4	14	0.00658582	286.0, 491.0, 4363.0, 6541.0, 6548.0, 8650.0, 9057.0, 10057.0, 23428.0, 23516.0, 54805.0, 55966.0, 196500.0, 255022.0
GO:0005794	CC	e	Golgi apparatus	36/538	988/29107	0.000149376	5	36	0.00969282	320.0, 478.0, 867.0, 1759.0, 2802.0, 3064.0, 6469.0, 6853.0, 7799.0, 8120.0, 8720.0, 8729.0, 9215.0, 9435.0, 9743.0, 9777.0, 10497.0, 11044.0, 22853.0, 22895.0, 23163.0, 23332.0, 23345.0, 23613.0, 55275.0, 55690.0, 57451.0, 79623.0, 79888.0, 79939.0, 85462.0, 129049.0, 143187.0, 222865.0, 283576.0, 376267.0
GO:0043204	CC	e	perikaryon	11/538	158/29107	0.000181678	2	11	0.0113678	460.0, 775.0, 1400.0, 2899.0, 3745.0, 3756.0, 5170.0, 8851.0, 10505.0, 23154.0, 57699.0
GO:0005856	CC	e	cytoskeleton	19/538	401/29107	0.000196775	5	19	0.0117525	286.0, 357.0, 2036.0, 2185.0, 5493.0, 5784.0, 6812.0, 6853.0, 7111.0, 9208.0, 10160.0, 10970.0, 11113.0, 23345.0, 26249.0, 54434.0, 54566.0, 80206.0, 166614.0
GO:0016020	CC	e	membrane	63/538	2121/29107	0.000207179	2	63	0.0117525	108.0, 311.0, 478.0, 1606.0, 1759.0, 1826.0, 1994.0, 2475.0, 2802.0, 2821.0, 3360.0, 4363.0, 5141.0, 5170.0, 5297.0, 5493.0, 5566.0, 5786.0, 6541.0, 6709.0, 6734.0, 6780.0, 7111.0, 7248.0, 8729.0, 8851.0, 8907.0, 8924.0, 9611.0, 9688.0, 9777.0, 9922.0, 10057.0, 10075.0, 10497.0, 10505.0, 10594.0, 10658.0, 10970.0, 11113.0, 11138.0, 11214.0, 23154.0, 23185.0, 23332.0, 23339.0, 23367.0, 26999.0, 27…
GO:0048788	CC	e	cytoskeleton of presynaptic active zone	3/538	7/29107	0.00020795	7	3	0.0117525	8927.0, 9783.0, 23085.0
GO:0015629	CC	e	actin cytoskeleton	14/538	246/29107	0.000216094	6	14	0.0118312	1612.0, 2909.0, 4482.0, 6710.0, 8470.0, 8997.0, 9743.0, 11214.0, 26037.0, 29780.0, 56776.0, 60312.0, 83660.0, 91807.0
GO:0060076	CC	e	excitatory synapse	5/538	32/29107	0.000282258	4	5	0.0149853	2902.0, 8927.0, 10368.0, 57030.0, 347730.0
GO:0031594	CC	e	neuromuscular junction	7/538	70/29107	0.000310808	4	7	0.0160158	5566.0, 8851.0, 10497.0, 22839.0, 23024.0, 23025.0, 112755.0
GO:0098686	CC	e	hippocampal mossy fiber to CA3 synapse	5/538	33/29107	0.000327643	5	5	0.0160704	107.0, 1949.0, 5575.0, 10369.0, 84062.0
GO:0010008	CC	e	endosome membrane	13/538	227/29107	0.000338321	6	13	0.0160704	1185.0, 2888.0, 4948.0, 8650.0, 9743.0, 10057.0, 23154.0, 23163.0, 55275.0, 64582.0, 66000.0, 84062.0, 376267.0
GO:0019898	CC	e	extrinsic component of membrane	7/538	71/29107	0.000339385	2	7	0.0160704	2675.0, 4836.0, 7204.0, 8997.0, 9628.0, 22895.0, 152789.0
GO:0005654	CC	e	nucleoplasm	99/538	3805/29107	0.00037398	2	99	0.0172424	104.0, 311.0, 863.0, 990.0, 1107.0, 1759.0, 1960.0, 1994.0, 2290.0, 2309.0, 2475.0, 2802.0, 2821.0, 3064.0, 3096.0, 3667.0, 3899.0, 4088.0, 4209.0, 4306.0, 4482.0, 4760.0, 4862.0, 5097.0, 5141.0, 5528.0, 5566.0, 5578.0, 5784.0, 6548.0, 6812.0, 6942.0, 7799.0, 8237.0, 8396.0, 8648.0, 8814.0, 8851.0, 8924.0, 8974.0, 8997.0, 9435.0, 9611.0, 9682.0, 9743.0, 9825.0, 9915.0, 10075.0, 10336.0, 10579.0, …
GO:0043195	CC	e	terminal bouton	6/538	53/29107	0.000426288	3	6	0.0188856	2899.0, 2902.0, 5799.0, 5864.0, 10497.0, 23025.0
GO:0030285	CC	e	integral component of synaptic vesicle membrane	5/538	35/29107	0.000434746	5	5	0.0188856	4985.0, 5799.0, 57030.0, 140679.0, 388662.0
GO:0044306	CC	e	neuron projection terminus	4/538	20/29107	0.000441957	2	4	0.0188856	8927.0, 85300.0, 140679.0, 143187.0
GO:0099056	CC	e	integral component of presynaptic membrane	6/538	54/29107	0.000472174	6	6	0.0196964	492.0, 1948.0, 1949.0, 3746.0, 3756.0, 4985.0
GO:0005634	CC	e	nucleus	131/538	5386/29107	0.000618299	5	131	0.0251921	104.0, 107.0, 286.0, 320.0, 773.0, 863.0, 990.0, 1107.0, 1400.0, 1612.0, 1729.0, 1749.0, 1750.0, 1994.0, 2120.0, 2185.0, 2290.0, 2309.0, 2475.0, 2909.0, 3064.0, 3096.0, 3667.0, 3899.0, 4088.0, 4209.0, 4760.0, 4858.0, 4862.0, 5141.0, 5170.0, 5528.0, 5566.0, 5582.0, 5603.0, 5784.0, 5791.0, 6942.0, 7248.0, 7799.0, 8237.0, 8396.0, 8470.0, 8648.0, 8650.0, 8814.0, 8851.0, 8924.0, 8927.0, 9208.0, 9611.0…
GO:0005952	CC	e	cAMP-dependent protein kinase complex	3/538	10/29107	0.000684017	3	3	0.0270739	5566.0, 5575.0, 5616.0
GO:0042734	CC	e	presynaptic membrane	6/538	58/29107	0.00069539	5	6	0.0270739	2899.0, 5100.0, 9783.0, 10497.0, 23025.0, 23085.0
GO:1990454	CC	e	L-type voltage-gated calcium channel complex	3/538	11/29107	0.000927639	8	3	0.035331	775.0, 776.0, 59283.0
GO:0032281	CC	e	AMPA glutamate receptor complex	4/538	26/29107	0.0012492	7	4	0.046566	10368.0, 10369.0, 59283.0, 729993.0
GO:0005615	CC	p	extracellular space	12/538	1708/29107	8.54229e-05	2	12	0.00598644	87.0, 2878.0, 6469.0, 6585.0, 6586.0, 10505.0, 130749.0, 151449.0, 151835.0, 347730.0, 399967.0, 442915.0
GO:0005515	MF	e	protein binding	307/538	12418/29107	1.66444e-11	2	307	7.35185e-08	40.0, 87.0, 104.0, 161.0, 286.0, 311.0, 320.0, 357.0, 478.0, 491.0, 492.0, 773.0, 775.0, 776.0, 863.0, 867.0, 887.0, 925.0, 990.0, 1107.0, 1400.0, 1612.0, 1620.0, 1729.0, 1759.0, 1816.0, 1826.0, 1917.0, 1944.0, 1948.0, 1949.0, 1994.0, 2036.0, 2120.0, 2185.0, 2290.0, 2309.0, 2475.0, 2762.0, 2802.0, 2821.0, 2878.0, 2887.0, 2888.0, 2902.0, 3064.0, 3096.0, 3350.0, 3354.0, 3360.0, 3667.0, 3745.0, 3746…
GO:0003779	MF	e	actin binding	21/538	263/29107	2.46409e-08	4	21	4.48804e-05	357.0, 1729.0, 1730.0, 2036.0, 4130.0, 6709.0, 6710.0, 6853.0, 7111.0, 9645.0, 23345.0, 26249.0, 29780.0, 54434.0, 56776.0, 60312.0, 83660.0, 85462.0, 147179.0, 221692.0, 644150.0
GO:0005245	MF	e	voltage-gated calcium channel activity	9/538	39/29107	3.04825e-08	9	9	4.48804e-05	773.0, 775.0, 776.0, 777.0, 9254.0, 10368.0, 10369.0, 59283.0, 255022.0
GO:0106310	MF	e	protein serine kinase activity	23/538	359/29107	3.00807e-07	6	23	0.000332166	1612.0, 2475.0, 5170.0, 5566.0, 5578.0, 5582.0, 5603.0, 5616.0, 7204.0, 8814.0, 8997.0, 11113.0, 22853.0, 23031.0, 23235.0, 53944.0, 57118.0, 79705.0, 166614.0, 167359.0, 204851.0, 283455.0, 375449.0
GO:0004674	MF	e	protein serine/threonine kinase activity	23/538	396/29107	1.63497e-06	6	23	0.00144434	1612.0, 2475.0, 5170.0, 5566.0, 5578.0, 5582.0, 5603.0, 5616.0, 7204.0, 8814.0, 8997.0, 11113.0, 22853.0, 23031.0, 23235.0, 53944.0, 57118.0, 79705.0, 166614.0, 167359.0, 204851.0, 283455.0, 375449.0
GO:0005516	MF	e	calmodulin binding	15/538	201/29107	5.61433e-06	3	15	0.00413309	107.0, 491.0, 492.0, 775.0, 1612.0, 2902.0, 3756.0, 4135.0, 5153.0, 6548.0, 6709.0, 10497.0, 23025.0, 57118.0, 157922.0
GO:0003725	MF	e	double-stranded RNA binding	9/538	72/29107	7.12967e-06	5	9	0.00449882	87.0, 104.0, 1994.0, 6780.0, 9208.0, 23180.0, 26523.0, 29102.0, 56919.0
GO:0046875	MF	e	ephrin receptor binding	6/538	28/29107	1.03375e-05	4	6	0.00535181	867.0, 1944.0, 1948.0, 1949.0, 8851.0, 26037.0
GO:0005509	MF	e	calcium ion binding	31/538	704/29107	1.09048e-05	5	31	0.00535181	87.0, 311.0, 777.0, 867.0, 1606.0, 2902.0, 5097.0, 5100.0, 5535.0, 6469.0, 6585.0, 6586.0, 6709.0, 6786.0, 8851.0, 9746.0, 10497.0, 22883.0, 22895.0, 23025.0, 23105.0, 54660.0, 56097.0, 56123.0, 56125.0, 56137.0, 57451.0, 79057.0, 79888.0, 83850.0, 340527.0
GO:0005524	MF	e	ATP binding	50/538	1458/29107	3.37531e-05	8	50	0.0149087	107.0, 108.0, 478.0, 491.0, 492.0, 990.0, 1107.0, 1185.0, 1606.0, 1612.0, 2185.0, 2475.0, 3797.0, 4363.0, 4882.0, 5170.0, 5297.0, 5566.0, 5578.0, 5582.0, 5603.0, 5616.0, 6853.0, 7204.0, 7371.0, 8224.0, 8396.0, 8814.0, 8997.0, 10057.0, 11044.0, 11113.0, 22853.0, 23031.0, 23235.0, 53944.0, 54805.0, 56919.0, 57118.0, 63893.0, 65985.0, 79705.0, 91807.0, 124454.0, 166614.0, 167359.0, 204851.0, 283455.…
