## Supplementary material for "Transcriptional and genetic sex differences for schizophrenia across the dorsolateral prefrontal cortex, hippocampus, and caudate nucleus": Data S4: GO_analysis_module_purple.xlsx

### Sheet: Sheet1
GO	NS	enrichment	name	ratio_in_study	ratio_in_pop	p_uncorrected	depth	study_count	p_fdr_bh	study_items
GO:0005829	CC	e	cytosol	133/393	5293/29107	9.75925e-14	2	133	1.70982e-10	25.0, 32.0, 118.0, 215.0, 274.0, 369.0, 392.0, 755.0, 1312.0, 1849.0, 1936.0, 2017.0, 2077.0, 2314.0, 2356.0, 2584.0, 2771.0, 3073.0, 3636.0, 4296.0, 4337.0, 4343.0, 4598.0, 4851.0, 4926.0, 4968.0, 5210.0, 5211.0, 5256.0, 5394.0, 5424.0, 5585.0, 5681.0, 5715.0, 5900.0, 5970.0, 5973.0, 5977.0, 6142.0, 6203.0, 6293.0, 6468.0, 6624.0, 6773.0, 6793.0, 7094.0, 7442.0, 8398.0, 8527.0, 9051.0, 9138.0, 9…
GO:0005654	CC	e	nucleoplasm	94/393	3805/29107	4.02382e-09	2	94	3.52486e-06	25.0, 118.0, 333.0, 1059.0, 1198.0, 1464.0, 1849.0, 1912.0, 1936.0, 2077.0, 2145.0, 2314.0, 2771.0, 2976.0, 3978.0, 4125.0, 4595.0, 4851.0, 4926.0, 4968.0, 5253.0, 5394.0, 5424.0, 5425.0, 5585.0, 5715.0, 5725.0, 5970.0, 5977.0, 6199.0, 6203.0, 6603.0, 6625.0, 6773.0, 6929.0, 7709.0, 7919.0, 9130.0, 9328.0, 9400.0, 9580.0, 9785.0, 9817.0, 9869.0, 9880.0, 10013.0, 10212.0, 10379.0, 10401.0, 10948.0…
GO:0016020	CC	e	membrane	59/393	2121/29107	1.26887e-07	2	59	7.4102e-05	215.0, 274.0, 550.0, 1198.0, 1312.0, 1727.0, 2584.0, 2771.0, 2896.0, 2990.0, 3073.0, 4047.0, 4296.0, 5211.0, 5394.0, 5424.0, 5725.0, 6142.0, 6203.0, 6293.0, 6560.0, 9051.0, 9159.0, 9567.0, 9785.0, 9902.0, 10212.0, 10411.0, 10938.0, 11060.0, 11184.0, 23225.0, 23307.0, 23511.0, 26505.0, 29914.0, 51272.0, 51497.0, 51604.0, 55113.0, 55139.0, 56904.0, 57513.0, 57537.0, 57644.0, 79585.0, 79784.0, 79869…
GO:0005737	CC	e	cytoplasm	99/393	4724/29107	4.72379e-06	2	99	0.00206902	25.0, 118.0, 215.0, 274.0, 392.0, 755.0, 949.0, 1727.0, 1849.0, 1936.0, 2017.0, 2314.0, 2356.0, 2584.0, 2771.0, 3978.0, 4355.0, 5394.0, 5585.0, 5715.0, 5970.0, 6199.0, 6203.0, 6624.0, 6837.0, 6929.0, 7011.0, 7919.0, 8527.0, 9051.0, 9138.0, 9181.0, 9400.0, 9423.0, 9454.0, 9479.0, 9580.0, 9817.0, 9869.0, 9895.0, 10013.0, 10174.0, 10212.0, 10298.0, 10379.0, 10401.0, 10938.0, 10948.0, 11060.0, 11076.…
GO:0005634	CC	e	nucleus	107/393	5386/29107	1.93089e-05	5	107	0.00676584	25.0, 32.0, 118.0, 274.0, 1059.0, 1198.0, 1912.0, 1936.0, 2077.0, 2314.0, 2738.0, 3636.0, 3978.0, 4337.0, 4343.0, 4582.0, 4595.0, 4851.0, 4926.0, 4968.0, 5253.0, 5394.0, 5424.0, 5425.0, 5585.0, 5715.0, 5725.0, 5900.0, 5970.0, 5977.0, 6199.0, 6203.0, 6433.0, 6576.0, 6603.0, 6625.0, 6929.0, 7542.0, 7621.0, 7694.0, 7919.0, 8527.0, 9130.0, 9220.0, 9400.0, 9479.0, 9524.0, 9580.0, 9785.0, 9869.0, 9985.…
GO:0043231	CC	e	intracellular membrane-bounded organelle	26/393	847/29107	0.00010847	4	26	0.0316732	755.0, 949.0, 1312.0, 1497.0, 2017.0, 2990.0, 3073.0, 3978.0, 4125.0, 4598.0, 5977.0, 9869.0, 10066.0, 10067.0, 10938.0, 10948.0, 26505.0, 51231.0, 79874.0, 80279.0, 80709.0, 81669.0, 91010.0, 116985.0, 200014.0, 220002.0
GO:0005765	CC	e	lysosomal membrane	14/393	331/29107	0.000184459	7	14	0.0458788	215.0, 949.0, 1497.0, 2896.0, 6560.0, 10948.0, 23334.0, 23503.0, 51092.0, 53373.0, 55846.0, 79036.0, 79726.0, 220002.0
GO:0070062	CC	e	extracellular exosome	50/393	2169/29107	0.000209492	6	50	0.0458788	392.0, 550.0, 633.0, 949.0, 1312.0, 1464.0, 1497.0, 2584.0, 2678.0, 2771.0, 2894.0, 2896.0, 2990.0, 3073.0, 3931.0, 4125.0, 4582.0, 4926.0, 5211.0, 5725.0, 5973.0, 6203.0, 6576.0, 6609.0, 6624.0, 6793.0, 7094.0, 8751.0, 10066.0, 10067.0, 10411.0, 10493.0, 10938.0, 11060.0, 25796.0, 55577.0, 56996.0, 57175.0, 58190.0, 79784.0, 80199.0, 80781.0, 83986.0, 84572.0, 93343.0, 113189.0, 144132.0, 200186…
GO:0005515	MF	e	protein binding	278/393	12418/29107	1.37013e-29	2	278	6.05185e-26	25.0, 32.0, 118.0, 134.0, 215.0, 274.0, 333.0, 369.0, 392.0, 550.0, 633.0, 649.0, 755.0, 949.0, 1198.0, 1302.0, 1312.0, 1727.0, 1849.0, 1912.0, 1936.0, 2017.0, 2077.0, 2145.0, 2166.0, 2314.0, 2584.0, 2678.0, 2738.0, 2771.0, 2896.0, 2976.0, 3073.0, 3340.0, 3590.0, 3636.0, 3712.0, 3931.0, 4007.0, 4041.0, 4047.0, 4296.0, 4343.0, 4355.0, 4485.0, 4582.0, 4595.0, 4598.0, 4851.0, 4926.0, 4968.0, 5210.0,…
GO:0051015	MF	e	actin filament binding	16/393	216/29107	4.70685e-08	5	16	0.000103951	25.0, 118.0, 274.0, 2017.0, 2314.0, 6624.0, 7094.0, 9051.0, 11078.0, 57175.0, 57644.0, 79585.0, 79784.0, 80179.0, 91010.0, 399687.0
GO:0005524	MF	e	ATP binding	44/393	1458/29107	9.49994e-07	8	44	0.00139871	25.0, 32.0, 215.0, 369.0, 1198.0, 2356.0, 2584.0, 3978.0, 4296.0, 4343.0, 4598.0, 5210.0, 5211.0, 5585.0, 5681.0, 5973.0, 6199.0, 6793.0, 7011.0, 7442.0, 7919.0, 8527.0, 9400.0, 9654.0, 9785.0, 10212.0, 10298.0, 10938.0, 11184.0, 26140.0, 26873.0, 51231.0, 54963.0, 55191.0, 55577.0, 57644.0, 79784.0, 79934.0, 80179.0, 132158.0, 144132.0, 197258.0, 340371.0, 399687.0
GO:0042802	MF	e	identical protein binding	42/393	1495/29107	8.15877e-06	3	42	0.00900933	32.0, 215.0, 274.0, 333.0, 649.0, 949.0, 1198.0, 1912.0, 3712.0, 4296.0, 4598.0, 4851.0, 5211.0, 5970.0, 5973.0, 6773.0, 6793.0, 7442.0, 7919.0, 8398.0, 8527.0, 9051.0, 9454.0, 9580.0, 9817.0, 10212.0, 10616.0, 10938.0, 22794.0, 23371.0, 23417.0, 26873.0, 53373.0, 54676.0, 56904.0, 57175.0, 60490.0, 84245.0, 85007.0, 90933.0, 92799.0, 376497.0
