## Supplementary material for "Transcriptional and genetic sex differences for schizophrenia across the dorsolateral prefrontal cortex, hippocampus, and caudate nucleus": Data S4: GO_analysis_module_red.xlsx

### Sheet: Sheet1
GO	NS	enrichment	name	ratio_in_study	ratio_in_pop	p_uncorrected	depth	study_count	p_fdr_bh	study_items
GO:0000398	BP	e	mRNA splicing, via spliceosome	28/839	180/29107	3.80892e-13	11	28	4.72382e-09	988.0, 2483.0, 3183.0, 3190.0, 3550.0, 4236.0, 6427.0, 6432.0, 6629.0, 6632.0, 6635.0, 6636.0, 8683.0, 9716.0, 11157.0, 11193.0, 22916.0, 23517.0, 23658.0, 27258.0, 27336.0, 51319.0, 51503.0, 51759.0, 53938.0, 57703.0, 79753.0, 220988.0
GO:0006364	BP	e	rRNA processing	22/839	116/29107	2.14016e-12	9	22	1.32711e-08	1736.0, 2483.0, 5303.0, 5393.0, 6125.0, 6129.0, 6155.0, 6165.0, 6201.0, 10775.0, 11103.0, 22894.0, 23517.0, 51010.0, 51096.0, 51118.0, 51602.0, 55299.0, 84128.0, 84135.0, 113510.0, 134430.0
GO:0015031	BP	e	protein transport	33/839	357/29107	5.00093e-09	5	33	1.55054e-05	2060.0, 2665.0, 5867.0, 7184.0, 7251.0, 8723.0, 9135.0, 9554.0, 9818.0, 10015.0, 10550.0, 10640.0, 11345.0, 23317.0, 25909.0, 26984.0, 29097.0, 51026.0, 51124.0, 51375.0, 51501.0, 51510.0, 51808.0, 55297.0, 55327.0, 55706.0, 55745.0, 55763.0, 55770.0, 57231.0, 64400.0, 84725.0, 90355.0
GO:0006412	BP	e	translation	23/839	195/29107	1.21877e-08	7	23	3.02303e-05	6125.0, 6128.0, 6129.0, 6146.0, 6152.0, 6155.0, 6160.0, 6164.0, 6165.0, 6189.0, 6201.0, 6227.0, 6233.0, 9521.0, 9553.0, 10987.0, 28998.0, 29093.0, 51023.0, 51258.0, 51650.0, 60558.0, 64965.0
GO:0008380	BP	e	RNA splicing	21/839	168/29107	1.87128e-08	8	21	3.39514e-05	2332.0, 3183.0, 4154.0, 6427.0, 6432.0, 6632.0, 6636.0, 8487.0, 8559.0, 9360.0, 9406.0, 11017.0, 11157.0, 11193.0, 22916.0, 23435.0, 27257.0, 51319.0, 58517.0, 83989.0, 91603.0
GO:0002181	BP	e	cytoplasmic translation	15/839	85/29107	1.9163e-08	8	15	3.39514e-05	6125.0, 6128.0, 6129.0, 6146.0, 6152.0, 6155.0, 6160.0, 6164.0, 6165.0, 6189.0, 6201.0, 6227.0, 6233.0, 51372.0, 51389.0
GO:0006397	BP	e	mRNA processing	21/839	172/29107	2.84097e-08	8	21	4.40421e-05	2332.0, 4154.0, 6427.0, 6432.0, 8487.0, 8559.0, 8683.0, 9406.0, 11017.0, 11052.0, 23435.0, 23658.0, 27257.0, 27258.0, 54439.0, 58517.0, 64062.0, 83989.0, 91603.0, 201626.0, 246175.0
GO:0006457	BP	e	protein folding	16/839	136/29107	2.05468e-06	2	16	0.00263949	3329.0, 5202.0, 6902.0, 7184.0, 7411.0, 9360.0, 10130.0, 10190.0, 23071.0, 53938.0, 55768.0, 56605.0, 57003.0, 131118.0, 134218.0, 548645.0
GO:0006886	BP	e	intracellular protein transport	24/839	280/29107	2.33873e-06	6	24	0.00263949	164.0, 378.0, 382.0, 4869.0, 5868.0, 6643.0, 8417.0, 8615.0, 8905.0, 9276.0, 9559.0, 10959.0, 22931.0, 23161.0, 23256.0, 23673.0, 26225.0, 51552.0, 51715.0, 56681.0, 57589.0, 157769.0, 221079.0, 285282.0
GO:0000209	BP	e	protein polyubiquitination	17/839	159/29107	3.75292e-06	10	17	0.00387864	642.0, 1161.0, 1499.0, 7321.0, 7322.0, 7323.0, 9320.0, 9354.0, 9978.0, 11059.0, 23291.0, 25897.0, 26263.0, 54708.0, 64400.0, 64795.0, 92912.0
GO:0051028	BP	e	mRNA transport	11/839	70/29107	4.90855e-06	8	11	0.00468276	1660.0, 2332.0, 6432.0, 9818.0, 11097.0, 22916.0, 25909.0, 55706.0, 64901.0, 129401.0, 220988.0
GO:0006413	BP	e	translational initiation	9/839	49/29107	9.61282e-06	3	9	0.00851559	1964.0, 1968.0, 6059.0, 6189.0, 8667.0, 9086.0, 10605.0, 10987.0, 83939.0
GO:0030433	BP	e	ubiquitin-dependent ERAD pathway	11/839	77/29107	1.26229e-05	10	11	0.010379	4189.0, 5706.0, 7184.0, 9354.0, 10952.0, 51439.0, 51528.0, 54431.0, 55432.0, 57003.0, 201595.0
GO:0006511	BP	e	ubiquitin-dependent protein catabolic process	21/839	251/29107	1.4227e-05	8	21	0.010379	1540.0, 5682.0, 5684.0, 5688.0, 7321.0, 7322.0, 7337.0, 9320.0, 9354.0, 9736.0, 9978.0, 25897.0, 26263.0, 57534.0, 80311.0, 81847.0, 84669.0, 85015.0, 158880.0, 165918.0, 219333.0
GO:1903551	BP	e	regulation of extracellular exosome assembly	3/839	3/29107	2.38662e-05	7	3	0.0155784	7251.0, 8027.0, 10015.0
GO:0006391	BP	e	transcription initiation from mitochondrial promoter	3/839	3/29107	2.38662e-05	9	3	0.0155784	7019.0, 51106.0, 64216.0
GO:0033617	BP	e	mitochondrial cytochrome c oxidase assembly	6/839	22/29107	2.83069e-05	9	6	0.0175531	10063.0, 29090.0, 79072.0, 285521.0, 493753.0, 100303755.0
GO:0031167	BP	e	rRNA methylation	5/839	14/29107	3.1698e-05	11	5	0.01872	29081.0, 51106.0, 55006.0, 63899.0, 64216.0
GO:0070936	BP	e	protein K48-linked ubiquitination	9/839	60/29107	5.2138e-05	11	9	0.0293916	7321.0, 7322.0, 7323.0, 7337.0, 9978.0, 81545.0, 81847.0, 84078.0, 92912.0
GO:0000387	BP	e	spliceosomal snRNP assembly	6/839	26/29107	7.91553e-05	8	6	0.0426819	6632.0, 6635.0, 6636.0, 8161.0, 8487.0, 96764.0
GO:0006260	BP	e	DNA replication	11/839	95/29107	9.22716e-05	6	11	0.0476813	641.0, 1660.0, 1854.0, 4673.0, 5001.0, 5928.0, 6118.0, 6119.0, 6240.0, 23595.0, 27000.0
GO:0006888	BP	e	endoplasmic reticulum to Golgi vesicle-mediated transport	12/839	112/29107	9.6131e-05	6	12	0.0476887	378.0, 8615.0, 9218.0, 9276.0, 9554.0, 10959.0, 22878.0, 23256.0, 26984.0, 29097.0, 51124.0, 56681.0
GO:0007186	BP	p	G protein-coupled receptor signaling pathway	2/839	880/29107	3.85701e-09	5	2	1.55054e-05	2844.0, 3717.0
GO:0035195	BP	p	gene silencing by miRNA	1/839	557/29107	2.34111e-06	9	1	0.00263949	406962.0
GO:0050911	BP	p	detection of chemical stimulus involved in sensory perception of smell	0/839	401/29107	1.39693e-05	5	0	0.010379
GO:0005654	CC	e	nucleoplasm	280/839	3805/29107	1.7194e-53	2	280	3.01239e-50	331.0, 546.0, 641.0, 904.0, 905.0, 988.0, 1161.0, 1434.0, 1479.0, 1499.0, 1633.0, 1660.0, 1736.0, 1810.0, 1854.0, 2332.0, 2739.0, 2957.0, 2960.0, 3066.0, 3182.0, 3183.0, 3190.0, 3281.0, 3550.0, 3608.0, 3717.0, 3837.0, 3839.0, 3841.0, 4154.0, 4236.0, 4437.0, 4528.0, 4683.0, 4712.0, 4801.0, 4869.0, 5001.0, 5303.0, 5393.0, 5423.0, 5500.0, 5537.0, 5682.0, 5684.0, 5688.0, 5689.0, 5706.0, 5711.0, 5716.…
GO:0005829	CC	e	cytosol	333/839	5293/29107	1.26901e-49	2	333	1.11165e-46	128.0, 159.0, 164.0, 331.0, 378.0, 382.0, 573.0, 641.0, 642.0, 665.0, 669.0, 904.0, 905.0, 998.0, 1434.0, 1499.0, 1540.0, 1629.0, 1633.0, 1660.0, 1933.0, 1964.0, 1968.0, 1975.0, 2058.0, 2060.0, 2098.0, 2107.0, 2332.0, 2665.0, 2730.0, 2739.0, 2957.0, 2960.0, 3183.0, 3267.0, 3281.0, 3329.0, 3422.0, 3434.0, 3612.0, 3717.0, 3837.0, 3839.0, 3841.0, 4154.0, 4683.0, 4690.0, 4869.0, 4898.0, 4947.0, 5001.…
GO:0005634	CC	e	nucleus	318/839	5386/29107	6.73929e-41	5	318	3.93574e-38	34.0, 310.0, 331.0, 546.0, 573.0, 641.0, 642.0, 665.0, 904.0, 905.0, 988.0, 1161.0, 1393.0, 1434.0, 1479.0, 1499.0, 1660.0, 1736.0, 1854.0, 2079.0, 2332.0, 2960.0, 3066.0, 3182.0, 3183.0, 3190.0, 3281.0, 3550.0, 3608.0, 3717.0, 3837.0, 3839.0, 3841.0, 4154.0, 4236.0, 4291.0, 4437.0, 4666.0, 4673.0, 4683.0, 4690.0, 4801.0, 4869.0, 4947.0, 5001.0, 5134.0, 5202.0, 5378.0, 5393.0, 5423.0, 5500.0, 568…
GO:0005739	CC	e	mitochondrion	105/839	1307/29107	1.59869e-21	5	105	7.00228e-19	34.0, 38.0, 128.0, 159.0, 522.0, 549.0, 665.0, 1629.0, 1633.0, 1854.0, 2230.0, 3313.0, 3329.0, 4200.0, 4528.0, 4594.0, 4712.0, 4724.0, 4898.0, 5202.0, 5537.0, 5805.0, 5910.0, 6059.0, 6198.0, 6742.0, 7019.0, 7296.0, 8802.0, 9467.0, 9553.0, 10730.0, 10935.0, 23788.0, 25821.0, 25912.0, 25934.0, 25994.0, 26520.0, 27068.0, 27247.0, 27249.0, 28982.0, 28998.0, 29093.0, 50484.0, 50640.0, 51001.0, 51075.0…
GO:0005730	CC	e	nucleolus	96/839	1186/29107	6.11405e-20	5	96	2.14236e-17	641.0, 1660.0, 1736.0, 2332.0, 2483.0, 3313.0, 3608.0, 3717.0, 4189.0, 4683.0, 4869.0, 5049.0, 5303.0, 5393.0, 5500.0, 5884.0, 5955.0, 6125.0, 6129.0, 6155.0, 6160.0, 6189.0, 6201.0, 6233.0, 6596.0, 6772.0, 6884.0, 6902.0, 6940.0, 7155.0, 7251.0, 7270.0, 7443.0, 8161.0, 8487.0, 8683.0, 9014.0, 9521.0, 10009.0, 10438.0, 10592.0, 10775.0, 11056.0, 11103.0, 11157.0, 22822.0, 23517.0, 23560.0, 25871.…
GO:0005737	CC	e	cytoplasm	237/839	4724/29107	5.77644e-19	2	237	1.68672e-16	159.0, 164.0, 310.0, 331.0, 378.0, 382.0, 573.0, 641.0, 642.0, 988.0, 998.0, 1434.0, 1499.0, 1629.0, 1633.0, 1660.0, 1736.0, 1933.0, 1964.0, 1968.0, 2058.0, 2060.0, 2107.0, 2332.0, 2665.0, 2739.0, 3066.0, 3182.0, 3190.0, 3313.0, 3329.0, 3422.0, 3434.0, 3550.0, 3612.0, 3717.0, 3837.0, 4082.0, 4154.0, 4189.0, 4291.0, 4594.0, 4666.0, 4673.0, 4690.0, 4869.0, 4947.0, 5049.0, 5134.0, 5202.0, 5393.0, 54…
GO:0016020	CC	e	membrane	122/839	2121/29107	2.14421e-13	2	122	5.36664e-11	164.0, 310.0, 378.0, 382.0, 573.0, 988.0, 998.0, 1182.0, 1434.0, 1499.0, 1660.0, 2058.0, 2060.0, 2332.0, 2589.0, 2665.0, 3183.0, 3190.0, 3329.0, 3608.0, 3837.0, 4247.0, 4437.0, 4673.0, 4869.0, 5194.0, 5706.0, 5917.0, 6059.0, 6125.0, 6128.0, 6129.0, 6152.0, 6155.0, 6160.0, 6165.0, 6201.0, 6233.0, 6309.0, 6386.0, 6596.0, 6643.0, 7184.0, 8161.0, 8504.0, 8539.0, 8575.0, 8615.0, 8667.0, 8723.0, 8813.0…
GO:0005759	CC	e	mitochondrial matrix	37/839	381/29107	1.46782e-10	5	37	3.21453e-08	34.0, 38.0, 318.0, 514.0, 549.0, 1629.0, 2230.0, 3313.0, 3329.0, 4200.0, 4594.0, 5303.0, 6059.0, 6742.0, 7019.0, 8802.0, 10935.0, 27068.0, 51095.0, 51106.0, 51250.0, 53343.0, 54516.0, 55006.0, 55699.0, 57001.0, 57107.0, 60558.0, 63899.0, 64216.0, 64863.0, 79072.0, 79568.0, 85476.0, 90624.0, 196074.0, 201626.0
GO:0005743	CC	e	mitochondrial inner membrane	37/839	404/29107	7.61889e-10	5	37	1.48314e-07	514.0, 522.0, 3329.0, 4712.0, 4717.0, 4724.0, 9553.0, 10730.0, 23788.0, 25994.0, 26515.0, 26520.0, 26521.0, 28982.0, 28998.0, 29093.0, 51023.0, 51258.0, 51522.0, 51650.0, 54148.0, 54675.0, 55186.0, 55486.0, 55863.0, 56945.0, 57129.0, 60488.0, 60558.0, 64965.0, 64976.0, 79568.0, 81853.0, 84233.0, 91942.0, 118487.0, 131118.0
GO:0071005	CC	e	U2-type precatalytic spliceosome	12/839	50/29107	1.35015e-08	5	12	1.97122e-06	3550.0, 4236.0, 6629.0, 6632.0, 6635.0, 6636.0, 11157.0, 11193.0, 23658.0, 27258.0, 57703.0, 79753.0
GO:1990904	CC	e	ribonucleoprotein complex	20/839	153/29107	1.89118e-08	2	20	2.39811e-06	1660.0, 2058.0, 2332.0, 3182.0, 3608.0, 4869.0, 6125.0, 6129.0, 6146.0, 6155.0, 6189.0, 6201.0, 6741.0, 7155.0, 10137.0, 11052.0, 51808.0, 81892.0, 129831.0, 220988.0
GO:0071013	CC	e	catalytic step 2 spliceosome	15/839	85/29107	1.9163e-08	4	15	2.39811e-06	988.0, 2483.0, 3183.0, 3190.0, 6629.0, 6632.0, 6635.0, 6636.0, 9716.0, 23517.0, 27258.0, 51503.0, 53938.0, 57703.0, 220988.0
GO:0005783	CC	e	endoplasmic reticulum	62/839	1036/29107	6.9289e-08	5	62	8.09296e-06	665.0, 1933.0, 4189.0, 4690.0, 5910.0, 5955.0, 6125.0, 6152.0, 6164.0, 6189.0, 6731.0, 7184.0, 7247.0, 7485.0, 7555.0, 7803.0, 8504.0, 8615.0, 8813.0, 9218.0, 9562.0, 10130.0, 10434.0, 10857.0, 10905.0, 10952.0, 10959.0, 11231.0, 29097.0, 51026.0, 51124.0, 51136.0, 51167.0, 51251.0, 51371.0, 51495.0, 51520.0, 51714.0, 54431.0, 54499.0, 54708.0, 55161.0, 55754.0, 55757.0, 56605.0, 57003.0, 57157.0…
GO:0022626	CC	e	cytosolic ribosome	13/839	76/29107	2.47249e-07	6	13	2.40655e-05	6125.0, 6128.0, 6129.0, 6146.0, 6152.0, 6155.0, 6160.0, 6164.0, 6165.0, 6189.0, 6201.0, 6227.0, 6233.0
GO:0031901	CC	e	early endosome membrane	19/839	167/29107	3.93076e-07	7	19	3.62457e-05	382.0, 1182.0, 2060.0, 5867.0, 5868.0, 6643.0, 7251.0, 8027.0, 8417.0, 8723.0, 9135.0, 23161.0, 23317.0, 23673.0, 26060.0, 51552.0, 64089.0, 79572.0, 93380.0
GO:0032991	CC	e	protein-containing complex	43/839	643/29107	4.71785e-07	1	43	4.13283e-05	641.0, 998.0, 1161.0, 1499.0, 1660.0, 3066.0, 3183.0, 3329.0, 4869.0, 5423.0, 5928.0, 6125.0, 6201.0, 6498.0, 6643.0, 6772.0, 7019.0, 7184.0, 7321.0, 7322.0, 7556.0, 8504.0, 8723.0, 8883.0, 9135.0, 10542.0, 10935.0, 25994.0, 26747.0, 29966.0, 51026.0, 51499.0, 53339.0, 55757.0, 56947.0, 57498.0, 57589.0, 79031.0, 131118.0, 165918.0, 201595.0, 223082.0, 375748.0
GO:0071007	CC	e	U2-type catalytic step 2 spliceosome	8/839	30/29107	1.53637e-06	5	8	0.000128177	988.0, 6629.0, 6632.0, 6635.0, 6636.0, 9716.0, 51503.0, 57703.0
GO:0005681	CC	e	spliceosomal complex	13/839	89/29107	1.61318e-06	3	13	0.000128468	988.0, 3183.0, 6427.0, 6629.0, 6635.0, 6636.0, 8487.0, 8539.0, 8559.0, 51503.0, 51759.0, 57703.0, 91603.0
GO:0005726	CC	e	perichromatin fibrils	4/839	5/29107	3.34906e-06	2	4	0.000255111	1660.0, 11052.0, 23435.0, 26747.0
GO:0016607	CC	e	nuclear speck	30/839	411/29107	3.79407e-06	3	30	0.000276967	665.0, 988.0, 3550.0, 4869.0, 6427.0, 6432.0, 6629.0, 8539.0, 8559.0, 8683.0, 9320.0, 9360.0, 9646.0, 9774.0, 11052.0, 11193.0, 23435.0, 23517.0, 51319.0, 51371.0, 51501.0, 51503.0, 54439.0, 57703.0, 58517.0, 79872.0, 84248.0, 91603.0, 170506.0, 102157402.0
GO:0031965	CC	e	nuclear membrane	21/839	233/29107	4.5222e-06	4	21	0.000316916	3837.0, 6386.0, 8089.0, 9218.0, 9631.0, 9818.0, 9821.0, 10434.0, 11097.0, 23560.0, 25909.0, 27000.0, 51096.0, 51495.0, 53343.0, 55706.0, 80013.0, 129401.0, 203228.0, 221264.0, 255919.0
GO:0005789	CC	e	endoplasmic reticulum membrane	54/839	974/29107	5.48056e-06	4	54	0.000369306	310.0, 998.0, 2589.0, 4189.0, 6233.0, 6309.0, 6386.0, 7184.0, 7485.0, 8813.0, 9218.0, 9276.0, 9488.0, 9554.0, 9821.0, 10026.0, 10130.0, 10175.0, 10550.0, 10952.0, 10959.0, 11345.0, 22931.0, 23071.0, 23256.0, 26984.0, 28972.0, 29097.0, 50640.0, 51075.0, 51124.0, 51136.0, 51167.0, 51528.0, 51714.0, 54708.0, 55161.0, 56605.0, 57665.0, 60559.0, 64429.0, 64801.0, 81573.0, 83787.0, 83930.0, 85365.0, 94…
GO:0032040	CC	e	small-subunit processome	8/839	39/29107	1.28379e-05	4	8	0.000833038	6201.0, 11103.0, 51096.0, 51118.0, 51602.0, 79954.0, 84294.0, 134430.0
GO:0000502	CC	e	proteasome complex	9/839	53/29107	1.8708e-05	5	9	0.00117059	5682.0, 5684.0, 5688.0, 5689.0, 5706.0, 5711.0, 5716.0, 7337.0, 9861.0
GO:0005635	CC	e	nuclear envelope	17/839	182/29107	2.26442e-05	4	17	0.00136802	665.0, 1434.0, 3837.0, 6240.0, 7112.0, 9631.0, 9818.0, 10526.0, 11097.0, 11124.0, 11335.0, 23291.0, 51194.0, 55161.0, 55706.0, 129401.0, 255919.0
GO:0022625	CC	e	cytosolic large ribosomal subunit	9/839	56/29107	2.96089e-05	5	9	0.00172916	6125.0, 6128.0, 6129.0, 6146.0, 6152.0, 6155.0, 6160.0, 6164.0, 6165.0
GO:0015030	CC	e	Cajal body	10/839	71/29107	3.53606e-05	3	10	0.00199845	2332.0, 2483.0, 8161.0, 10208.0, 23379.0, 51602.0, 51808.0, 96764.0, 677775.0, 102157402.0
GO:0070062	CC	e	extracellular exosome	95/839	2169/29107	4.37235e-05	6	95	0.00239386	38.0, 128.0, 159.0, 310.0, 378.0, 382.0, 642.0, 669.0, 998.0, 1434.0, 1499.0, 1854.0, 1968.0, 2098.0, 2665.0, 2739.0, 3183.0, 3190.0, 3313.0, 3329.0, 3837.0, 4082.0, 4189.0, 5049.0, 5134.0, 5393.0, 5464.0, 5500.0, 5682.0, 5684.0, 5688.0, 5689.0, 5706.0, 5867.0, 5868.0, 5910.0, 5917.0, 6120.0, 6125.0, 6146.0, 6152.0, 6155.0, 6160.0, 6164.0, 6165.0, 6189.0, 6233.0, 6386.0, 6432.0, 6451.0, 6742.0, 7…
GO:0030532	CC	e	small nuclear ribonucleoprotein complex	5/839	15/29107	4.64185e-05	3	5	0.00243324	6632.0, 6635.0, 6636.0, 11157.0, 96764.0
GO:0005761	CC	e	mitochondrial ribosome	6/839	24/29107	4.86092e-05	7	6	0.00243324	28998.0, 51258.0, 54148.0, 56945.0, 64976.0, 118487.0
GO:0035327	CC	e	transcriptionally active chromatin	6/839	24/29107	4.86092e-05	3	6	0.00243324	9646.0, 9652.0, 11168.0, 23379.0, 51010.0, 80349.0
GO:0000781	CC	e	chromosome, telomeric region	15/839	160/29107	6.47574e-05	3	15	0.00315153	546.0, 641.0, 4683.0, 5001.0, 5500.0, 5813.0, 5884.0, 6118.0, 6741.0, 10951.0, 11335.0, 23595.0, 54433.0, 84661.0, 170506.0
GO:0010494	CC	e	cytoplasmic stress granule	10/839	77/29107	7.19304e-05	7	10	0.00340122	2332.0, 3190.0, 3837.0, 4154.0, 7812.0, 23435.0, 55239.0, 170506.0, 203228.0, 253943.0
GO:0000151	CC	e	ubiquitin ligase complex	12/839	109/29107	7.37707e-05	4	12	0.00340122	7321.0, 7322.0, 9354.0, 9443.0, 11059.0, 23142.0, 23291.0, 25897.0, 64795.0, 79872.0, 80232.0, 165918.0
GO:0035098	CC	e	ESC/E(Z) complex	4/839	9/29107	7.69277e-05	6	4	0.00345583	3066.0, 5928.0, 8726.0, 121536.0
GO:0046540	CC	e	U4/U6 x U5 tri-snRNP complex	7/839	39/29107	0.000110877	6	7	0.0048564	6632.0, 6635.0, 6636.0, 8559.0, 11157.0, 23658.0, 27258.0
GO:0005794	CC	e	Golgi apparatus	50/839	988/29107	0.00013785	5	50	0.00587504	164.0, 378.0, 382.0, 1182.0, 2589.0, 4247.0, 7257.0, 7707.0, 7812.0, 8548.0, 8615.0, 8905.0, 9375.0, 9702.0, 10905.0, 10959.0, 11235.0, 11345.0, 22931.0, 23122.0, 23390.0, 23673.0, 25912.0, 29966.0, 51124.0, 51134.0, 54928.0, 55297.0, 55632.0, 55681.0, 55754.0, 55830.0, 56681.0, 60592.0, 64429.0, 64746.0, 64801.0, 64924.0, 65977.0, 79659.0, 84661.0, 84669.0, 84725.0, 84910.0, 92344.0, 93380.0, 11…
GO:0000139	CC	e	Golgi membrane	34/839	587/29107	0.00014084	5	34	0.00587504	164.0, 998.0, 1182.0, 2589.0, 4247.0, 8548.0, 8615.0, 8869.0, 8905.0, 9166.0, 9276.0, 9554.0, 10175.0, 10905.0, 10959.0, 11235.0, 11345.0, 23256.0, 23390.0, 23673.0, 51026.0, 51552.0, 54499.0, 57589.0, 60592.0, 64746.0, 65977.0, 84725.0, 84910.0, 93380.0, 114805.0, 152559.0, 153339.0, 258010.0
GO:0005762	CC	e	mitochondrial large ribosomal subunit	8/839	54/29107	0.00014834	6	8	0.00604398	9553.0, 28998.0, 29093.0, 51258.0, 54148.0, 57129.0, 63899.0, 64976.0
GO:0005925	CC	e	focal adhesion	27/839	418/29107	0.000155362	5	27	0.00618623	382.0, 998.0, 1499.0, 2665.0, 3190.0, 3313.0, 3717.0, 4082.0, 4869.0, 5500.0, 6125.0, 6128.0, 6129.0, 6146.0, 6155.0, 6160.0, 6189.0, 6201.0, 6386.0, 7184.0, 8754.0, 10015.0, 10094.0, 10096.0, 22823.0, 23122.0, 51495.0
GO:0017101	CC	e	aminoacyl-tRNA synthetase multienzyme complex	4/839	11/29107	0.000192382	2	4	0.00749008	2058.0, 5917.0, 9521.0, 51520.0
GO:0001650	CC	e	fibrillar center	13/839	140/29107	0.000214751	2	13	0.00816994	1736.0, 5049.0, 6629.0, 7296.0, 8161.0, 8615.0, 26091.0, 26747.0, 51602.0, 54433.0, 84135.0, 118487.0, 223082.0
GO:1990726	CC	e	Lsm1-7-Pat1 complex	3/839	5/29107	0.000228497	3	3	0.00816994	23658.0, 27257.0, 27258.0
GO:0042719	CC	e	mitochondrial intermembrane space protein transporter complex	3/839	5/29107	0.000228497	3	3	0.00816994	26515.0, 26520.0, 26521.0
GO:0035061	CC	e	interchromatin granule	3/839	5/29107	0.000228497	3	3	0.00816994	6427.0, 11052.0, 23435.0
GO:0042788	CC	e	polysomal ribosome	6/839	32/29107	0.000268892	6	6	0.00942197	1660.0, 6128.0, 6152.0, 6160.0, 6227.0, 8667.0
GO:0000176	CC	e	nuclear exosome (RNase complex)	4/839	12/29107	0.000281995	5	4	0.00950105	5393.0, 10438.0, 22894.0, 51010.0
GO:0034709	CC	e	methylosome	4/839	12/29107	0.000281995	5	4	0.00950105	2079.0, 6632.0, 6635.0, 6636.0
GO:0034715	CC	e	pICln-Sm protein complex	3/839	6/29107	0.000447177	3	3	0.0142558	6632.0, 6635.0, 6636.0
GO:0005844	CC	e	polysome	6/839	35/29107	0.000447529	3	6	0.0142558	1660.0, 2332.0, 5682.0, 7411.0, 26019.0, 51389.0
GO:0090543	CC	e	Flemming body	6/839	35/29107	0.000447529	2	6	0.0142558	382.0, 7251.0, 10015.0, 55763.0, 55770.0, 203228.0
GO:0005813	CC	e	centrosome	30/839	527/29107	0.000502452	3	30	0.0157196	998.0, 1499.0, 1540.0, 1660.0, 4082.0, 4236.0, 4869.0, 5682.0, 6201.0, 7559.0, 9657.0, 9702.0, 10190.0, 10671.0, 23291.0, 25897.0, 28981.0, 51637.0, 51715.0, 51808.0, 57534.0, 64770.0, 84056.0, 84140.0, 123811.0, 136647.0, 285753.0, 348654.0, 375748.0, 102157402.0
GO:0005770	CC	e	late endosome	12/839	138/29107	0.000672444	8	12	0.0206688	1182.0, 3454.0, 7251.0, 7782.0, 8417.0, 51552.0, 55745.0, 57231.0, 57498.0, 57599.0, 64089.0, 114876.0
GO:0005765	CC	e	lysosomal membrane	21/839	331/29107	0.000744296	7	21	0.0224829	164.0, 1182.0, 7782.0, 8417.0, 8905.0, 10325.0, 10542.0, 23317.0, 28962.0, 51552.0, 54468.0, 54834.0, 55255.0, 55353.0, 55529.0, 55745.0, 57231.0, 57665.0, 83930.0, 119032.0, 223082.0
GO:0120115	CC	e	Lsm2-8 complex	3/839	7/29107	0.000765775	3	3	0.0227396	11157.0, 23658.0, 27258.0
GO:0005668	CC	e	RNA polymerase transcription factor SL1 complex	2/839	2/29107	0.0008299	4	2	0.0242331	9014.0, 79101.0
GO:0000178	CC	e	exosome (RNase complex)	4/839	16/29107	0.000945683	4	4	0.0271613	5393.0, 10438.0, 22894.0, 51010.0
GO:0005763	CC	e	mitochondrial small ribosomal subunit	5/839	28/29107	0.00111347	6	5	0.0314644	51023.0, 51650.0, 56945.0, 60488.0, 64965.0
GO:0019773	CC	e	proteasome core complex, alpha-subunit complex	3/839	8/29107	0.001199	2	3	0.0325767	5682.0, 5684.0, 5688.0
GO:0072669	CC	e	tRNA-splicing ligase complex	3/839	8/29107	0.001199	3	3	0.0325767	51493.0, 51637.0, 283742.0
GO:0034719	CC	e	SMN-Sm protein complex	4/839	17/29107	0.00120861	3	4	0.0325767	6632.0, 6635.0, 6636.0, 8487.0
GO:0042645	CC	e	mitochondrial nucleoid	6/839	44/29107	0.00156261	5	6	0.0414801	1629.0, 3313.0, 6742.0, 7019.0, 51106.0, 64216.0
GO:0015935	CC	e	small ribosomal subunit	4/839	19/29107	0.00188016	4	4	0.0482841	4869.0, 6227.0, 6233.0, 64965.0
GO:0071011	CC	e	precatalytic spliceosome	4/839	19/29107	0.00188016	4	4	0.0482841	6632.0, 6635.0, 11193.0, 27258.0
GO:0005694	CC	e	chromosome	14/839	198/29107	0.0019016	5	14	0.0482841	641.0, 2332.0, 5303.0, 8726.0, 11103.0, 26354.0, 30836.0, 51663.0, 55299.0, 83852.0, 91603.0, 158880.0, 253461.0, 112441434.0
GO:0005886	CC	p	plasma membrane	73/839	4502/29107	5.0987e-09	3	73	8.93292e-07	378.0, 382.0, 905.0, 998.0, 1182.0, 1499.0, 2058.0, 2060.0, 2739.0, 2844.0, 3329.0, 3454.0, 3717.0, 4082.0, 4690.0, 5049.0, 5500.0, 5867.0, 5868.0, 5876.0, 5926.0, 6233.0, 6386.0, 6996.0, 7184.0, 7220.0, 7251.0, 7270.0, 7323.0, 7782.0, 7812.0, 8417.0, 8723.0, 8883.0, 9218.0, 10009.0, 10130.0, 10434.0, 10550.0, 10857.0, 11059.0, 11080.0, 11235.0, 22931.0, 23122.0, 23256.0, 23317.0, 26060.0, 26130.…
GO:0005887	CC	p	integral component of plasma membrane	10/839	1413/29107	6.94859e-09	4	10	1.10672e-06	1182.0, 3454.0, 7220.0, 8869.0, 9375.0, 10099.0, 10857.0, 64924.0, 374986.0, 100130733.0
GO:0005576	CC	p	extracellular region	20/839	1854/29107	8.68831e-08	2	20	9.5137e-06	1393.0, 2589.0, 2665.0, 3183.0, 3608.0, 3837.0, 4236.0, 5049.0, 5689.0, 6386.0, 7114.0, 7184.0, 9861.0, 23071.0, 26578.0, 55109.0, 90693.0, 205327.0, 387263.0, 492311.0
GO:0005615	CC	p	extracellular space	18/839	1708/29107	2.09538e-07	2	18	2.15948e-05	522.0, 1393.0, 3329.0, 6233.0, 6386.0, 6451.0, 8754.0, 10130.0, 10208.0, 26354.0, 26521.0, 51118.0, 54841.0, 83939.0, 96764.0, 203228.0, 285315.0, 406962.0
GO:0009897	CC	p	external side of plasma membrane	1/839	320/29107	0.00195771	3	1	0.0489986	1182.0
GO:0005515	MF	e	protein binding	621/839	12418/29107	8.03562e-78	2	621	3.54933e-74	159.0, 164.0, 310.0, 318.0, 331.0, 378.0, 382.0, 514.0, 522.0, 546.0, 573.0, 641.0, 642.0, 665.0, 669.0, 904.0, 905.0, 988.0, 998.0, 1161.0, 1182.0, 1393.0, 1434.0, 1479.0, 1499.0, 1540.0, 1660.0, 1736.0, 1810.0, 1854.0, 1933.0, 1964.0, 1968.0, 1975.0, 2058.0, 2060.0, 2079.0, 2098.0, 2107.0, 2332.0, 2483.0, 2665.0, 2730.0, 2739.0, 2957.0, 2960.0, 3066.0, 3182.0, 3183.0, 3190.0, 3267.0, 3281.0, 33…
GO:0003723	MF	e	RNA binding	160/839	1389/29107	7.40174e-53	4	160	1.63467e-49	310.0, 988.0, 1479.0, 1660.0, 1736.0, 1854.0, 1964.0, 1975.0, 2079.0, 2107.0, 2332.0, 2483.0, 2665.0, 3066.0, 3182.0, 3183.0, 3190.0, 3267.0, 3313.0, 3329.0, 3434.0, 3608.0, 3837.0, 4154.0, 4236.0, 4528.0, 4673.0, 4869.0, 5303.0, 5393.0, 5682.0, 5813.0, 6125.0, 6128.0, 6129.0, 6146.0, 6152.0, 6155.0, 6160.0, 6164.0, 6165.0, 6189.0, 6201.0, 6227.0, 6233.0, 6427.0, 6432.0, 6596.0, 6613.0, 6632.0, 6…
GO:0046872	MF	e	metal ion binding	121/839	2297/29107	1.13246e-10	4	121	1.66736e-07	331.0, 546.0, 1660.0, 2960.0, 3267.0, 3422.0, 3717.0, 4154.0, 4200.0, 4594.0, 4898.0, 5134.0, 5423.0, 5500.0, 5537.0, 5612.0, 5805.0, 6018.0, 6120.0, 6233.0, 6940.0, 7155.0, 7257.0, 7337.0, 7556.0, 7559.0, 7561.0, 7639.0, 7690.0, 7695.0, 7697.0, 7707.0, 7733.0, 8754.0, 8887.0, 9014.0, 9406.0, 9453.0, 10009.0, 10308.0, 10730.0, 10857.0, 10987.0, 11097.0, 11244.0, 22823.0, 22835.0, 25897.0, 26515.0…
GO:0003735	MF	e	structural constituent of ribosome	23/839	164/29107	4.03296e-10	2	23	4.4534e-07	6125.0, 6128.0, 6129.0, 6146.0, 6152.0, 6155.0, 6160.0, 6164.0, 6165.0, 6189.0, 6201.0, 6227.0, 6233.0, 9553.0, 28998.0, 29093.0, 51023.0, 51258.0, 51650.0, 56945.0, 57129.0, 60488.0, 64965.0
GO:0003697	MF	e	single-stranded DNA binding	16/839	107/29107	7.40474e-08	5	16	5.95689e-05	641.0, 1660.0, 3329.0, 4437.0, 5813.0, 6118.0, 6119.0, 6742.0, 7247.0, 7257.0, 7555.0, 10592.0, 54840.0, 57599.0, 129401.0, 170506.0
GO:0043022	MF	e	ribosome binding	12/839	62/29107	1.74964e-07	4	12	0.000110402	2107.0, 2332.0, 6731.0, 10952.0, 27000.0, 54499.0, 57003.0, 60558.0, 79568.0, 83939.0, 219402.0, 253943.0
GO:0004842	MF	e	ubiquitin-protein transferase activity	23/839	230/29107	2.60073e-07	4	23	0.000143593	331.0, 1161.0, 7321.0, 7322.0, 7323.0, 7337.0, 8065.0, 8450.0, 9978.0, 11059.0, 23291.0, 26091.0, 26263.0, 26273.0, 29945.0, 55632.0, 55958.0, 57534.0, 64795.0, 79872.0, 81847.0, 92912.0, 165918.0
GO:0003729	MF	e	mRNA binding	21/839	210/29107	8.53724e-07	5	21	0.000418989	1479.0, 1660.0, 2332.0, 3182.0, 3190.0, 6129.0, 6152.0, 6741.0, 7555.0, 9716.0, 11052.0, 22916.0, 27257.0, 28998.0, 51247.0, 58517.0, 79753.0, 83939.0, 84248.0, 220988.0, 253943.0
GO:0003677	MF	e	DNA binding	54/839	921/29107	1.00881e-06	4	54	0.000445592	546.0, 641.0, 904.0, 988.0, 1660.0, 2957.0, 3190.0, 3267.0, 3608.0, 4291.0, 4666.0, 4801.0, 5134.0, 5303.0, 5378.0, 5612.0, 5926.0, 5984.0, 6018.0, 6128.0, 6129.0, 6596.0, 6884.0, 6996.0, 7112.0, 7155.0, 7247.0, 7251.0, 7257.0, 7270.0, 7637.0, 8690.0, 9774.0, 9987.0, 10260.0, 10438.0, 11169.0, 11244.0, 22823.0, 25788.0, 25909.0, 51106.0, 51663.0, 55279.0, 57599.0, 79101.0, 83852.0, 84450.0, 91151…
GO:0000049	MF	e	tRNA binding	11/839	72/29107	6.50653e-06	5	11	0.00261267	1968.0, 5917.0, 6165.0, 6741.0, 51095.0, 51250.0, 55699.0, 60487.0, 63899.0, 81627.0, 83939.0
GO:0001671	MF	e	ATPase activator activity	7/839	27/29107	8.64879e-06	3	7	0.00293859	5867.0, 11080.0, 27000.0, 29103.0, 54431.0, 120526.0, 131118.0
GO:0048027	MF	e	mRNA 5'-UTR binding	7/839	27/29107	8.64879e-06	6	7	0.00293859	2332.0, 6125.0, 6189.0, 6201.0, 26354.0, 84294.0, 170506.0
GO:0042802	MF	e	identical protein binding	73/839	1495/29107	1.10882e-05	3	73	0.00349833	34.0, 38.0, 128.0, 331.0, 641.0, 642.0, 665.0, 998.0, 2058.0, 2098.0, 2332.0, 3183.0, 3190.0, 3281.0, 3550.0, 3612.0, 3717.0, 4082.0, 4594.0, 5688.0, 5706.0, 5805.0, 6120.0, 6129.0, 6146.0, 6240.0, 6386.0, 6643.0, 6742.0, 6772.0, 7247.0, 8161.0, 8545.0, 8575.0, 8726.0, 9453.0, 9818.0, 9943.0, 10935.0, 10951.0, 11275.0, 11335.0, 23390.0, 23435.0, 26060.0, 26127.0, 26747.0, 29110.0, 50484.0, 51075.…
GO:0003743	MF	e	translation initiation factor activity	9/839	51/29107	1.3521e-05	6	9	0.00381618	1964.0, 1968.0, 1975.0, 4528.0, 8667.0, 9086.0, 10987.0, 83939.0, 219402.0
GO:0005525	MF	e	GTP binding	26/839	373/29107	5.32659e-05	8	26	0.0128209	159.0, 318.0, 378.0, 382.0, 998.0, 1968.0, 4528.0, 5867.0, 5868.0, 8732.0, 10325.0, 22931.0, 23560.0, 26225.0, 26354.0, 29889.0, 51493.0, 51552.0, 51715.0, 55669.0, 56681.0, 60558.0, 64901.0, 85476.0, 221079.0, 285282.0
GO:0031625	MF	e	ubiquitin protein ligase binding	22/839	296/29107	5.51499e-05	5	22	0.0128209	573.0, 1629.0, 3313.0, 3329.0, 5684.0, 6118.0, 6125.0, 6233.0, 6596.0, 6613.0, 7251.0, 7321.0, 8065.0, 8450.0, 8548.0, 8883.0, 9978.0, 11124.0, 11345.0, 51528.0, 55353.0, 55432.0
GO:0047485	MF	e	protein N-terminus binding	12/839	107/29107	6.14917e-05	3	12	0.0135804	382.0, 4683.0, 4869.0, 6118.0, 6227.0, 6386.0, 10640.0, 11235.0, 23256.0, 54840.0, 55770.0, 85365.0
GO:0030983	MF	e	mismatched DNA binding	4/839	9/29107	7.69277e-05	6	4	0.0161805	4437.0, 5378.0, 6996.0, 54840.0
GO:0043024	MF	e	ribosomal small subunit binding	5/839	17/29107	9.11685e-05	4	5	0.017191	1975.0, 4528.0, 4869.0, 6059.0, 219402.0
GO:0034246	MF	e	mitochondrial transcription factor activity	3/839	4/29107	9.34083e-05	3	3	0.017191	7019.0, 51106.0, 64216.0
GO:0050145	MF	e	nucleoside monophosphate kinase activity	3/839	4/29107	9.34083e-05	6	3	0.017191	51727.0, 221264.0, 102157402.0
GO:0005524	MF	e	ATP binding	68/839	1458/29107	0.000104009	8	68	0.0183764	546.0, 641.0, 1182.0, 1633.0, 1660.0, 2058.0, 3313.0, 3329.0, 3717.0, 4437.0, 5001.0, 5378.0, 5706.0, 5884.0, 5917.0, 5984.0, 6059.0, 6198.0, 6240.0, 6596.0, 6996.0, 7155.0, 7184.0, 7321.0, 7322.0, 7323.0, 7443.0, 8491.0, 8732.0, 9716.0, 9778.0, 9943.0, 10054.0, 10096.0, 10592.0, 10730.0, 11056.0, 23012.0, 23517.0, 25788.0, 26973.0, 29110.0, 50640.0, 51095.0, 51520.0, 51727.0, 55681.0, 55699.0, 5…
GO:0061608	MF	e	nuclear import signal receptor activity	5/839	20/29107	0.000212585	3	5	0.0361149	3837.0, 3839.0, 3841.0, 51194.0, 51501.0
GO:0003682	MF	e	chromatin binding	26/839	418/29107	0.000289815	2	26	0.0474116	546.0, 904.0, 905.0, 1499.0, 2332.0, 3066.0, 4673.0, 4869.0, 5884.0, 6498.0, 6742.0, 7019.0, 7155.0, 7270.0, 10473.0, 10592.0, 10951.0, 11169.0, 11335.0, 22823.0, 27000.0, 54840.0, 54969.0, 57697.0, 158880.0, 165918.0
GO:0004930	MF	p	G protein-coupled receptor activity	1/839	684/29107	8.09176e-08	4	1	5.95689e-05	2844.0
GO:0004984	MF	p	olfactory receptor activity	0/839	399/29107	1.38236e-05	4	0	0.00381618
GO:1990837	MF	p	sequence-specific double-stranded DNA binding	2/839	555/29107	2.74268e-05	6	2	0.00712613	7559.0, 10009.0
