## Supplementary material for "Transcriptional and genetic sex differences for schizophrenia across the dorsolateral prefrontal cortex, hippocampus, and caudate nucleus": Data S4: GO_analysis_module_royalblue.xlsx

### Sheet: Sheet1
GO	NS	enrichment	name	ratio_in_study	ratio_in_pop	p_uncorrected	depth	study_count	p_fdr_bh	study_items
GO:0006888	BP	e	endoplasmic reticulum to Golgi vesicle-mediated transport	8/162	112/29107	2.25323e-07	6	8	0.00279445	10897.0, 10960.0, 11018.0, 11316.0, 51614.0, 51693.0, 79090.0, 222068.0
GO:0005789	CC	e	endoplasmic reticulum membrane	29/162	974/29107	1.45707e-13	4	29	2.55278e-10	1595.0, 5833.0, 7108.0, 7922.0, 9409.0, 9526.0, 10400.0, 10430.0, 10897.0, 10960.0, 10994.0, 11018.0, 11068.0, 11253.0, 11316.0, 22845.0, 51107.0, 51257.0, 51368.0, 51706.0, 54884.0, 55146.0, 56052.0, 57171.0, 92305.0, 92579.0, 94005.0, 130617.0, 222068.0
GO:0005783	CC	e	endoplasmic reticulum	27/162	1036/29107	2.36369e-11	5	27	2.0706e-08	746.0, 1595.0, 1774.0, 6748.0, 7108.0, 7922.0, 8824.0, 9409.0, 10400.0, 11018.0, 11068.0, 11253.0, 25870.0, 51024.0, 51107.0, 51257.0, 51614.0, 51693.0, 51763.0, 55146.0, 56052.0, 79090.0, 84317.0, 92305.0, 92579.0, 130617.0, 222068.0
GO:0016020	CC	e	membrane	34/162	2121/29107	1.75922e-08	2	34	1.02739e-05	23.0, 30.0, 53.0, 71.0, 1595.0, 2023.0, 3611.0, 5025.0, 5216.0, 6209.0, 7922.0, 9404.0, 9409.0, 9526.0, 10755.0, 10994.0, 11253.0, 23193.0, 23481.0, 24148.0, 51024.0, 51107.0, 51614.0, 51706.0, 51763.0, 54884.0, 56052.0, 64755.0, 84317.0, 92579.0, 93185.0, 94005.0, 127829.0, 347734.0
GO:0005829	CC	e	cytosol	55/162	5293/29107	1.68153e-06	2	55	0.00073651	23.0, 30.0, 71.0, 402.0, 435.0, 475.0, 645.0, 1155.0, 1802.0, 2023.0, 2593.0, 2647.0, 2873.0, 2954.0, 3611.0, 3835.0, 5216.0, 5859.0, 6015.0, 6209.0, 8574.0, 8576.0, 8636.0, 8666.0, 9404.0, 9409.0, 10400.0, 10755.0, 11243.0, 11316.0, 23481.0, 24142.0, 26007.0, 27183.0, 28991.0, 30833.0, 50717.0, 51024.0, 51070.0, 51257.0, 51368.0, 51693.0, 51763.0, 54850.0, 54859.0, 55154.0, 56998.0, 57407.0, 644…
GO:0030134	CC	e	COPII-coated ER to Golgi transport vesicle	5/162	40/29107	2.82187e-06	8	5	0.000988782	10897.0, 10960.0, 11018.0, 51614.0, 222068.0
GO:0005794	CC	e	Golgi apparatus	18/162	988/29107	1.07308e-05	5	18	0.00313339	402.0, 7922.0, 8574.0, 8576.0, 10897.0, 10960.0, 11018.0, 11243.0, 11253.0, 11316.0, 23193.0, 51107.0, 51693.0, 55146.0, 64689.0, 84364.0, 222068.0, 347734.0
GO:0030176	CC	e	integral component of endoplasmic reticulum membrane	6/162	121/29107	6.14138e-05	5	6	0.0138565	7108.0, 22845.0, 51398.0, 51614.0, 57171.0, 347734.0
GO:0033116	CC	e	endoplasmic reticulum-Golgi intermediate compartment membrane	5/162	75/29107	6.32717e-05	5	5	0.0138565	10897.0, 10960.0, 11018.0, 51614.0, 64689.0
GO:0005793	CC	e	endoplasmic reticulum-Golgi intermediate compartment	5/162	77/29107	7.17857e-05	5	5	0.0139743	10897.0, 10960.0, 11018.0, 84317.0, 222068.0
GO:0005515	MF	e	protein binding	127/162	12418/29107	1.87293e-20	2	127	8.27272e-17	23.0, 30.0, 53.0, 71.0, 402.0, 435.0, 475.0, 645.0, 746.0, 1153.0, 1155.0, 1774.0, 1802.0, 2023.0, 2593.0, 2647.0, 2873.0, 2954.0, 3028.0, 3611.0, 3835.0, 4580.0, 4731.0, 5025.0, 5192.0, 5216.0, 5438.0, 5833.0, 5859.0, 6015.0, 6209.0, 6839.0, 7108.0, 7918.0, 7922.0, 7936.0, 8153.0, 8574.0, 8576.0, 8636.0, 8666.0, 9136.0, 9238.0, 9404.0, 9409.0, 9526.0, 10039.0, 10078.0, 10430.0, 10467.0, 10524.0,…
GO:0003723	MF	e	RNA binding	25/162	1389/29107	2.19094e-07	4	25	0.00048387	23.0, 1153.0, 2023.0, 2197.0, 3028.0, 4731.0, 5216.0, 6209.0, 7936.0, 8666.0, 9136.0, 9238.0, 10898.0, 22827.0, 23193.0, 23481.0, 24148.0, 27238.0, 51070.0, 55695.0, 83443.0, 84545.0, 114034.0, 124995.0, 161424.0
