## Supplementary material for "Transcriptional and genetic sex differences for schizophrenia across the dorsolateral prefrontal cortex, hippocampus, and caudate nucleus": Data S4: GO_analysis_module_tan.xlsx

### Sheet: Sheet1
GO	NS	enrichment	name	ratio_in_study	ratio_in_pop	p_uncorrected	depth	study_count	p_fdr_bh	study_items
GO:0050680	BP	e	negative regulation of epithelial cell proliferation	8/337	59/29107	3.94292e-07	6	8	0.00260537	4163.0, 5080.0, 5764.0, 6657.0, 6662.0, 7042.0, 7049.0, 10247.0
GO:0001654	BP	e	eye development	7/337	41/29107	4.20153e-07	5	7	0.00260537	658.0, 4212.0, 5080.0, 6657.0, 7042.0, 91851.0, 341640.0
GO:0007010	BP	e	cytoskeleton organization	11/337	141/29107	8.21302e-07	5	11	0.00339526	120.0, 348.0, 3983.0, 6662.0, 8139.0, 23022.0, 23043.0, 51776.0, 55785.0, 81624.0, 121512.0
GO:0050679	BP	e	positive regulation of epithelial cell proliferation	7/337	60/29107	5.97843e-06	6	7	0.0150694	657.0, 2138.0, 2247.0, 2752.0, 6662.0, 10413.0, 219736.0
GO:0016477	BP	e	cell migration	13/337	245/29107	6.4096e-06	4	13	0.0150694	1901.0, 2195.0, 2262.0, 3685.0, 5286.0, 6383.0, 6385.0, 7042.0, 7049.0, 22836.0, 23022.0, 23433.0, 55604.0
GO:0009611	BP	e	response to wounding	7/337	63/29107	8.31397e-06	3	7	0.0150694	2149.0, 3625.0, 5080.0, 6506.0, 6507.0, 6657.0, 7042.0
GO:0006635	BP	e	fatty acid beta-oxidation	6/337	42/29107	8.50555e-06	9	6	0.0150694	1666.0, 1962.0, 3032.0, 10449.0, 10455.0, 56898.0
GO:0045669	BP	e	positive regulation of osteoblast differentiation	7/337	68/29107	1.38648e-05	6	7	0.0214939	657.0, 658.0, 2247.0, 3572.0, 4921.0, 10413.0, 10979.0
GO:0055085	BP	e	transmembrane transport	11/337	207/29107	3.24851e-05	4	11	0.0447645	361.0, 596.0, 6563.0, 8671.0, 8992.0, 10804.0, 53919.0, 79901.0, 116843.0, 126969.0, 220963.0
GO:0014068	BP	e	positive regulation of phosphatidylinositol 3-kinase signaling	7/337	79/29107	3.71877e-05	8	7	0.0461202	183.0, 2149.0, 2247.0, 2534.0, 4915.0, 6662.0, 7042.0
GO:0005886	CC	e	plasma membrane	112/337	4502/29107	4.5843e-16	3	112	8.03169e-13	19.0, 120.0, 136.0, 348.0, 355.0, 361.0, 394.0, 444.0, 657.0, 658.0, 1363.0, 1837.0, 1901.0, 1910.0, 2149.0, 2152.0, 2195.0, 2262.0, 2534.0, 2555.0, 2565.0, 2697.0, 2752.0, 2787.0, 3077.0, 3572.0, 3655.0, 3685.0, 3709.0, 3730.0, 3782.0, 3958.0, 3977.0, 4026.0, 4163.0, 4257.0, 4534.0, 4907.0, 4915.0, 4921.0, 5028.0, 5255.0, 5286.0, 5445.0, 5547.0, 5764.0, 5803.0, 6284.0, 6383.0, 6385.0, 6444.0, 65…
GO:0005737	CC	e	cytoplasm	101/337	4724/29107	2.34178e-10	2	101	2.0514e-07	48.0, 205.0, 216.0, 223.0, 348.0, 361.0, 394.0, 596.0, 1728.0, 1837.0, 1901.0, 1979.0, 2138.0, 2247.0, 2308.0, 2697.0, 2746.0, 2752.0, 3400.0, 3613.0, 3782.0, 3958.0, 3983.0, 4163.0, 4493.0, 4534.0, 4983.0, 5080.0, 5286.0, 5375.0, 5480.0, 6284.0, 6444.0, 6641.0, 6657.0, 6717.0, 7009.0, 7049.0, 7099.0, 7159.0, 7164.0, 7430.0, 8139.0, 8556.0, 8601.0, 8644.0, 8895.0, 8909.0, 8934.0, 9071.0, 9588.0, …
GO:0005887	CC	e	integral component of plasma membrane	45/337	1413/29107	8.52212e-10	4	45	4.97692e-07	19.0, 136.0, 361.0, 658.0, 1910.0, 2149.0, 2152.0, 2195.0, 2555.0, 2565.0, 2697.0, 3077.0, 3685.0, 3977.0, 4915.0, 4921.0, 5028.0, 5803.0, 6385.0, 6506.0, 6507.0, 6542.0, 6563.0, 6565.0, 7009.0, 7049.0, 7099.0, 7105.0, 7107.0, 8082.0, 8613.0, 8671.0, 23554.0, 23566.0, 23620.0, 53832.0, 53919.0, 55366.0, 55540.0, 58494.0, 81031.0, 84329.0, 117531.0, 220963.0, 221074.0
GO:0070062	CC	e	extracellular exosome	57/337	2169/29107	6.45931e-09	6	57	2.82918e-06	48.0, 183.0, 216.0, 217.0, 223.0, 348.0, 355.0, 1363.0, 2195.0, 2202.0, 2628.0, 2752.0, 2787.0, 2799.0, 3490.0, 3572.0, 3685.0, 3958.0, 3977.0, 4907.0, 5286.0, 5352.0, 5375.0, 5480.0, 5547.0, 6385.0, 6565.0, 6717.0, 7049.0, 7105.0, 7430.0, 8424.0, 8644.0, 8671.0, 8895.0, 8934.0, 9068.0, 9588.0, 10006.0, 10247.0, 10529.0, 10606.0, 10672.0, 10768.0, 22836.0, 23043.0, 23433.0, 23576.0, 55198.0, 5560…
GO:0005912	CC	e	adherens junction	13/337	164/29107	6.80632e-08	5	13	2.38493e-05	1266.0, 3655.0, 7430.0, 8613.0, 10611.0, 10979.0, 23418.0, 27295.0, 56288.0, 57669.0, 83478.0, 83604.0, 117583.0
GO:0009986	CC	e	cell surface	24/337	581/29107	9.63375e-08	2	24	2.81305e-05	355.0, 2149.0, 2152.0, 2262.0, 3655.0, 3685.0, 3730.0, 3958.0, 4693.0, 4907.0, 5028.0, 5764.0, 6383.0, 6385.0, 6506.0, 6507.0, 7049.0, 7099.0, 8671.0, 10979.0, 23657.0, 27152.0, 58494.0, 84168.0
GO:0005829	CC	e	cytosol	101/337	5293/29107	1.13908e-07	2	101	2.85097e-05	48.0, 51.0, 120.0, 183.0, 216.0, 223.0, 355.0, 394.0, 596.0, 788.0, 1266.0, 1666.0, 1728.0, 1962.0, 2308.0, 2534.0, 2752.0, 3174.0, 3613.0, 3685.0, 4026.0, 4128.0, 4163.0, 4281.0, 4534.0, 4907.0, 4915.0, 5080.0, 5255.0, 5286.0, 5346.0, 5375.0, 5507.0, 6284.0, 6657.0, 6717.0, 7159.0, 7274.0, 7328.0, 7430.0, 8139.0, 8424.0, 8556.0, 8644.0, 8895.0, 8934.0, 9588.0, 10006.0, 10247.0, 10413.0, 10455.0,…
GO:0045121	CC	e	membrane raft	15/337	240/29107	1.56205e-07	4	15	3.4209e-05	19.0, 355.0, 1901.0, 1910.0, 2534.0, 2697.0, 3572.0, 6385.0, 6506.0, 8613.0, 11160.0, 23433.0, 64750.0, 79026.0, 79870.0
GO:0009897	CC	e	external side of plasma membrane	16/337	320/29107	1.20955e-06	3	16	0.000235459	19.0, 355.0, 361.0, 657.0, 1901.0, 3077.0, 3572.0, 3685.0, 3977.0, 4907.0, 7049.0, 7099.0, 9936.0, 84168.0, 117531.0, 166647.0
GO:0001726	CC	e	ruffle	9/337	94/29107	1.50682e-06	4	9	0.000263995	4534.0, 7099.0, 7430.0, 23022.0, 26084.0, 27131.0, 55198.0, 55785.0, 121512.0
GO:0005925	CC	e	focal adhesion	18/337	418/29107	2.2225e-06	5	18	0.000353983	1266.0, 2195.0, 2697.0, 3655.0, 3685.0, 4026.0, 4921.0, 6385.0, 6641.0, 7430.0, 8895.0, 10672.0, 10979.0, 23022.0, 57669.0, 79026.0, 83478.0, 85440.0
GO:0048471	CC	e	perinuclear region of cytoplasm	24/337	713/29107	3.61014e-06	2	24	0.000527081	19.0, 2195.0, 2534.0, 3077.0, 3625.0, 4212.0, 4915.0, 5764.0, 6284.0, 6507.0, 7099.0, 7159.0, 7164.0, 7430.0, 8934.0, 9588.0, 9843.0, 27131.0, 55916.0, 65975.0, 81031.0, 81846.0, 154091.0, 221074.0
GO:0005739	CC	e	mitochondrion	34/337	1307/29107	1.32209e-05	5	34	0.00178178	48.0, 205.0, 594.0, 596.0, 788.0, 1666.0, 2308.0, 2534.0, 2628.0, 2697.0, 2746.0, 2752.0, 3032.0, 4128.0, 4257.0, 4329.0, 5028.0, 5445.0, 6717.0, 7374.0, 8424.0, 8801.0, 8895.0, 8934.0, 9588.0, 10247.0, 10449.0, 10455.0, 10993.0, 50808.0, 79611.0, 84263.0, 133686.0, 253827.0
GO:0005783	CC	e	endoplasmic reticulum	29/337	1036/29107	1.71248e-05	5	29	0.00214304	48.0, 348.0, 394.0, 444.0, 596.0, 2746.0, 3032.0, 3709.0, 4257.0, 5346.0, 5352.0, 5451.0, 5764.0, 7009.0, 8630.0, 8879.0, 10006.0, 11160.0, 23382.0, 25840.0, 27230.0, 54898.0, 79666.0, 79971.0, 84750.0, 163590.0, 253827.0, 387758.0, 729085.0
GO:0001725	CC	e	stress fiber	7/337	71/29107	1.8464e-05	4	7	0.00215659	3983.0, 4026.0, 10529.0, 10611.0, 10979.0, 23022.0, 27295.0
GO:0030054	CC	e	cell junction	11/337	204/29107	2.84117e-05	2	11	0.00311109	1837.0, 2697.0, 4774.0, 6542.0, 7159.0, 8895.0, 10804.0, 10979.0, 56288.0, 117583.0, 157657.0
GO:0005856	CC	e	cytoskeleton	15/337	401/29107	7.78476e-05	5	15	0.00776491	120.0, 1266.0, 6444.0, 6641.0, 8139.0, 8934.0, 10006.0, 22836.0, 23043.0, 23657.0, 55785.0, 56288.0, 57669.0, 83478.0, 121512.0
GO:1990712	CC	e	HFE-transferrin receptor complex	3/337	8/29107	8.25096e-05	5	3	0.00776491	657.0, 658.0, 3077.0
GO:0016324	CC	e	apical plasma membrane	14/337	358/29107	8.42085e-05	4	14	0.00776491	2195.0, 2697.0, 4921.0, 5028.0, 6565.0, 7430.0, 10768.0, 10804.0, 23043.0, 23418.0, 56288.0, 79901.0, 84329.0, 117583.0
GO:0036186	CC	e	early phagosome membrane	2/337	2/29107	0.000133656	8	2	0.0117083	11031.0, 55198.0
GO:0030175	CC	e	filopodium	6/337	73/29107	0.000204308	5	6	0.0170451	2195.0, 3655.0, 4534.0, 7430.0, 9936.0, 121512.0
GO:0097449	CC	e	astrocyte projection	3/337	12/29107	0.000313168	5	3	0.0249395	6506.0, 7430.0, 23657.0
GO:0016323	CC	e	basolateral plasma membrane	10/337	228/29107	0.000351393	4	10	0.0262743	19.0, 361.0, 5028.0, 6563.0, 7430.0, 8613.0, 8671.0, 9843.0, 23705.0, 53919.0
GO:0005938	CC	e	cell cortex	8/337	149/29107	0.000359922	3	8	0.0262743	120.0, 3709.0, 9936.0, 10979.0, 22836.0, 56288.0, 117583.0, 219736.0
GO:0140552	CC	e	TEAD-YAP complex	2/337	3/29107	0.000397892	4	2	0.0268118	7003.0, 10413.0
GO:0098796	CC	e	membrane protein complex	2/337	3/29107	0.000397892	2	2	0.0268118	6506.0, 6507.0
GO:0005884	CC	e	actin filament	6/337	84/29107	0.000438662	6	6	0.0284643	2534.0, 7430.0, 10804.0, 23022.0, 23433.0, 55970.0
GO:0062023	CC	e	collagen-containing extracellular matrix	13/337	374/29107	0.000465268	4	13	0.0291125	183.0, 348.0, 2152.0, 2202.0, 2262.0, 3490.0, 3958.0, 4693.0, 6383.0, 7042.0, 7078.0, 9068.0, 10418.0
GO:0005759	CC	e	mitochondrial matrix	13/337	381/29107	0.000553268	5	13	0.033425	205.0, 217.0, 594.0, 1666.0, 2746.0, 4329.0, 8801.0, 10247.0, 10449.0, 50808.0, 64850.0, 79611.0, 133686.0
GO:0045178	CC	e	basal part of cell	3/337	15/29107	0.000631198	2	3	0.036862	3077.0, 5547.0, 85440.0
GO:0043235	CC	e	receptor complex	9/337	209/29107	0.000783401	2	9	0.0429372	657.0, 658.0, 3572.0, 3709.0, 3977.0, 4915.0, 4921.0, 7049.0, 7099.0
GO:0012505	CC	e	endomembrane system	7/337	129/29107	0.000784241	2	7	0.0429372	8934.0, 11031.0, 56288.0, 79971.0, 81031.0, 117583.0, 154091.0
GO:0016010	CC	e	dystrophin-associated glycoprotein complex	3/337	17/29107	0.000927273	4	3	0.0492298	6444.0, 6641.0, 8082.0
GO:0005515	MF	e	protein binding	228/337	12418/29107	1.72233e-20	2	228	7.60754e-17	19.0, 48.0, 136.0, 183.0, 205.0, 216.0, 348.0, 355.0, 361.0, 394.0, 444.0, 594.0, 596.0, 657.0, 658.0, 788.0, 1363.0, 1728.0, 1837.0, 1901.0, 1910.0, 1962.0, 1979.0, 2018.0, 2138.0, 2149.0, 2152.0, 2195.0, 2202.0, 2247.0, 2262.0, 2308.0, 2534.0, 2565.0, 2628.0, 2697.0, 2746.0, 2752.0, 2787.0, 2799.0, 3032.0, 3077.0, 3400.0, 3490.0, 3572.0, 3613.0, 3625.0, 3655.0, 3685.0, 3730.0, 3958.0, 3977.0, 3…
GO:0035091	MF	e	phosphatidylinositol binding	10/337	96/29107	1.7708e-07	4	10	0.000391082	3709.0, 4534.0, 5286.0, 26207.0, 27131.0, 55198.0, 56288.0, 79666.0, 81846.0, 117583.0
GO:0030165	MF	e	PDZ domain binding	9/337	84/29107	5.77118e-07	4	9	0.00084971	51.0, 1837.0, 2697.0, 2787.0, 6383.0, 6641.0, 7049.0, 23705.0, 55970.0
GO:0042802	MF	e	identical protein binding	38/337	1495/29107	8.38482e-06	3	38	0.00925893	348.0, 355.0, 596.0, 1666.0, 1728.0, 2247.0, 2534.0, 2746.0, 2752.0, 3572.0, 4257.0, 4281.0, 5445.0, 5454.0, 6383.0, 6385.0, 7099.0, 7159.0, 7164.0, 7430.0, 8424.0, 8671.0, 9071.0, 9588.0, 10247.0, 10606.0, 10768.0, 55198.0, 56288.0, 63951.0, 64750.0, 65983.0, 79901.0, 80896.0, 81846.0, 84105.0, 84329.0, 124540.0
GO:0046332	MF	e	SMAD binding	6/337	49/29107	2.1181e-05	3	6	0.0187113	657.0, 658.0, 7049.0, 10979.0, 64750.0, 202151.0
GO:0042803	MF	e	protein homodimerization activity	21/337	671/29107	4.26975e-05	4	21	0.0314325	51.0, 348.0, 596.0, 657.0, 3613.0, 3625.0, 4281.0, 4693.0, 4915.0, 6284.0, 7042.0, 7164.0, 8800.0, 10993.0, 23705.0, 53342.0, 55198.0, 55553.0, 133686.0, 146556.0, 387758.0
