## Supplementary material for "Transcriptional and genetic sex differences for schizophrenia across the dorsolateral prefrontal cortex, hippocampus, and caudate nucleus": Data S4: GO_analysis_module_turquoise.xlsx

### Sheet: Sheet1
GO	NS	enrichment	name	ratio_in_study	ratio_in_pop	p_uncorrected	depth	study_count	p_fdr_bh	study_items
GO:0022010	BP	e	central nervous system myelination	9/1833	13/29107	8.66957e-09	5	9	3.584e-05	443.0, 745.0, 3766.0, 4099.0, 5354.0, 6663.0, 6900.0, 23385.0, 84504.0
GO:0006897	BP	e	endocytosis	34/1833	191/29107	3.60702e-08	5	34	0.000111836	1238.0, 1755.0, 1785.0, 1808.0, 3092.0, 3959.0, 4036.0, 4643.0, 4646.0, 4864.0, 5168.0, 6272.0, 6457.0, 8301.0, 9026.0, 10163.0, 11276.0, 22905.0, 23048.0, 23677.0, 25938.0, 27342.0, 29763.0, 51429.0, 51479.0, 54453.0, 54586.0, 55707.0, 55911.0, 58480.0, 80975.0, 85377.0, 92737.0, 112574.0
GO:0042552	BP	e	myelination	14/1833	44/29107	2.80725e-07	4	14	0.00069631	2581.0, 3792.0, 4118.0, 4155.0, 5653.0, 8537.0, 9444.0, 9514.0, 10215.0, 51090.0, 55331.0, 83700.0, 84668.0, 256987.0
GO:0007155	BP	e	cell adhesion	61/1833	488/29107	3.99658e-07	2	61	0.000826094	100.0, 214.0, 563.0, 667.0, 780.0, 928.0, 933.0, 960.0, 971.0, 976.0, 1288.0, 1307.0, 1462.0, 1495.0, 3371.0, 3673.0, 3688.0, 3691.0, 3959.0, 4099.0, 4162.0, 4301.0, 4340.0, 4756.0, 4815.0, 4974.0, 5010.0, 5101.0, 5879.0, 6091.0, 6094.0, 6695.0, 6696.0, 6900.0, 7058.0, 7130.0, 8406.0, 9037.0, 9473.0, 9635.0, 9638.0, 9788.0, 9855.0, 10020.0, 10085.0, 10278.0, 10507.0, 10666.0, 22795.0, 26574.0, 30…
GO:0042127	BP	e	regulation of cell population proliferation	24/1833	140/29107	6.90395e-06	4	24	0.0116294	706.0, 2065.0, 3728.0, 4286.0, 5311.0, 5747.0, 6446.0, 6713.0, 6776.0, 7043.0, 8549.0, 9095.0, 10110.0, 10628.0, 10732.0, 23678.0, 54964.0, 55120.0, 55704.0, 56940.0, 57448.0, 79152.0, 112399.0, 199731.0
GO:0030336	BP	e	negative regulation of cell migration	25/1833	150/29107	7.50161e-06	7	25	0.0116294	753.0, 999.0, 1809.0, 3488.0, 4286.0, 4301.0, 4804.0, 5365.0, 6091.0, 6422.0, 6423.0, 8434.0, 10395.0, 11221.0, 22998.0, 23189.0, 23671.0, 25932.0, 56940.0, 57406.0, 57522.0, 94241.0, 196528.0, 348110.0, 653464.0
GO:0045665	BP	e	negative regulation of neuron differentiation	14/1833	58/29107	1.07701e-05	6	14	0.0148412	387.0, 4099.0, 4211.0, 4821.0, 5469.0, 5978.0, 6900.0, 9043.0, 9745.0, 10215.0, 22882.0, 28514.0, 55755.0, 85458.0
GO:0007015	BP	e	actin filament organization	22/1833	127/29107	1.38343e-05	5	22	0.0171573	387.0, 391.0, 1495.0, 1739.0, 3092.0, 4640.0, 4642.0, 4643.0, 4646.0, 5879.0, 7018.0, 9026.0, 9844.0, 9886.0, 10435.0, 23603.0, 29119.0, 57471.0, 57477.0, 65108.0, 84327.0, 134549.0
GO:0043066	BP	e	negative regulation of apoptotic process	54/1833	484/29107	4.31887e-05	7	54	0.0446355	307.0, 308.0, 358.0, 825.0, 847.0, 952.0, 960.0, 1027.0, 1410.0, 1603.0, 2055.0, 2124.0, 2668.0, 2729.0, 2950.0, 3065.0, 3249.0, 3437.0, 4036.0, 4194.0, 4671.0, 4790.0, 5051.0, 5062.0, 5455.0, 5469.0, 5663.0, 5747.0, 5757.0, 6134.0, 6194.0, 6195.0, 6422.0, 6663.0, 7039.0, 7082.0, 8837.0, 8996.0, 9026.0, 9448.0, 10105.0, 10507.0, 10553.0, 23376.0, 26574.0, 26585.0, 30812.0, 51074.0, 57448.0, 64399…
GO:0050790	BP	e	regulation of catalytic activity	49/1833	426/29107	4.77637e-05	3	49	0.0455666	142.0, 825.0, 1019.0, 1603.0, 1793.0, 3993.0, 3996.0, 4650.0, 5519.0, 5523.0, 5981.0, 5998.0, 6446.0, 6655.0, 8490.0, 8546.0, 8787.0, 9267.0, 9644.0, 9771.0, 9839.0, 9844.0, 9855.0, 9989.0, 10435.0, 10483.0, 11123.0, 23258.0, 23677.0, 25894.0, 26030.0, 27147.0, 27342.0, 29899.0, 54453.0, 55114.0, 57189.0, 57480.0, 57522.0, 57584.0, 57636.0, 58480.0, 80005.0, 89781.0, 90627.0, 130872.0, 153020.0, …
GO:0008360	BP	e	regulation of cell shape	23/1833	149/29107	5.96083e-05	6	23	0.0485996	387.0, 391.0, 1739.0, 1902.0, 3249.0, 4651.0, 5365.0, 5747.0, 5879.0, 5962.0, 6285.0, 9886.0, 10395.0, 10435.0, 10507.0, 11135.0, 11149.0, 25805.0, 56882.0, 57471.0, 58480.0, 114793.0, 161176.0
GO:0006357	BP	e	regulation of transcription by RNA polymerase II	140/1833	1598/29107	6.79061e-05	10	140	0.0485996	20.0, 86.0, 307.0, 387.0, 672.0, 745.0, 1108.0, 1997.0, 1998.0, 2186.0, 3065.0, 3231.0, 3344.0, 3431.0, 3660.0, 4093.0, 4194.0, 4211.0, 4286.0, 4303.0, 4520.0, 4601.0, 4613.0, 4775.0, 4790.0, 4800.0, 4808.0, 4821.0, 5090.0, 5455.0, 5469.0, 5629.0, 6299.0, 6599.0, 6663.0, 6667.0, 6720.0, 6776.0, 6938.0, 7551.0, 7562.0, 7586.0, 7589.0, 7596.0, 7643.0, 7705.0, 7716.0, 7730.0, 7745.0, 7746.0, 7775.0,…
GO:0014003	BP	e	oligodendrocyte development	8/1833	24/29107	7.20019e-05	5	8	0.0485996	745.0, 928.0, 2950.0, 4821.0, 6663.0, 79885.0, 116448.0, 118738.0
GO:0033591	BP	e	response to L-ascorbic acid	4/1833	5/29107	7.44551e-05	7	4	0.0485996	847.0, 2950.0, 3673.0, 6678.0
GO:0071681	BP	e	cellular response to indole-3-methanol	4/1833	5/29107	7.44551e-05	6	4	0.0485996	672.0, 999.0, 1495.0, 3728.0
GO:0071638	BP	e	negative regulation of monocyte chemotactic protein-1 production	4/1833	5/29107	7.44551e-05	9	4	0.0485996	347.0, 2950.0, 55914.0, 114899.0
GO:0050911	BP	p	detection of chemical stimulus involved in sensory perception of smell	1/1833	401/29107	2.60198e-10	5	1	3.22698e-06	135924.0
GO:0035195	BP	p	gene silencing by miRNA	7/1833	557/29107	5.92155e-09	9	7	3.584e-05	407011.0, 407975.0, 442893.0, 693229.0, 724027.0, 100422882.0, 100500828.0
GO:0007186	BP	p	G protein-coupled receptor signaling pathway	27/1833	880/29107	1.5545e-05	5	27	0.0175262	151.0, 187.0, 727.0, 976.0, 1238.0, 1902.0, 2861.0, 2864.0, 3643.0, 5998.0, 6272.0, 7289.0, 7855.0, 8490.0, 8549.0, 8787.0, 29899.0, 30817.0, 51704.0, 57580.0, 118442.0, 135924.0, 259290.0, 259292.0, 259293.0, 259294.0, 353345.0
GO:0005737	CC	e	cytoplasm	458/1833	4724/29107	3.42229e-23	2	458	5.81771e-20	105.0, 143.0, 175.0, 204.0, 221.0, 307.0, 308.0, 323.0, 347.0, 358.0, 472.0, 595.0, 666.0, 667.0, 672.0, 678.0, 754.0, 760.0, 825.0, 828.0, 847.0, 933.0, 950.0, 999.0, 1021.0, 1027.0, 1028.0, 1031.0, 1073.0, 1080.0, 1108.0, 1119.0, 1267.0, 1270.0, 1371.0, 1373.0, 1410.0, 1465.0, 1573.0, 1739.0, 1755.0, 1781.0, 1785.0, 1793.0, 1806.0, 1902.0, 1915.0, 1939.0, 2070.0, 2186.0, 2246.0, 2263.0, 2272.0,…
GO:0005829	CC	e	cytosol	499/1833	5293/29107	6.64122e-23	2	499	5.81771e-20	100.0, 143.0, 151.0, 210.0, 221.0, 272.0, 308.0, 387.0, 391.0, 443.0, 472.0, 501.0, 538.0, 583.0, 595.0, 667.0, 699.0, 706.0, 745.0, 760.0, 825.0, 847.0, 873.0, 960.0, 991.0, 1019.0, 1021.0, 1027.0, 1031.0, 1080.0, 1119.0, 1124.0, 1238.0, 1371.0, 1410.0, 1495.0, 1739.0, 1781.0, 1783.0, 1785.0, 1793.0, 1806.0, 1808.0, 1809.0, 1915.0, 1939.0, 1998.0, 2246.0, 2272.0, 2317.0, 2318.0, 2330.0, 2339.0, …
GO:0005634	CC	e	nucleus	485/1833	5386/29107	4.05654e-18	5	485	2.36902e-15	86.0, 142.0, 143.0, 210.0, 307.0, 323.0, 358.0, 387.0, 443.0, 472.0, 501.0, 538.0, 563.0, 595.0, 666.0, 667.0, 672.0, 678.0, 745.0, 754.0, 825.0, 952.0, 1019.0, 1021.0, 1027.0, 1028.0, 1031.0, 1080.0, 1410.0, 1465.0, 1514.0, 1643.0, 1739.0, 1785.0, 1915.0, 1997.0, 1998.0, 2070.0, 2178.0, 2186.0, 2246.0, 2263.0, 2272.0, 2317.0, 2444.0, 2495.0, 2934.0, 2950.0, 2956.0, 3020.0, 3021.0, 3065.0, 3092.0…
GO:0005886	CC	e	plasma membrane	411/1833	4502/29107	4.98071e-16	3	411	2.18155e-13	20.0, 86.0, 100.0, 151.0, 187.0, 214.0, 221.0, 307.0, 358.0, 363.0, 387.0, 391.0, 538.0, 590.0, 672.0, 683.0, 720.0, 721.0, 760.0, 780.0, 825.0, 847.0, 928.0, 933.0, 950.0, 952.0, 960.0, 971.0, 976.0, 999.0, 1080.0, 1238.0, 1244.0, 1267.0, 1318.0, 1368.0, 1378.0, 1435.0, 1495.0, 1514.0, 1604.0, 1739.0, 1785.0, 1808.0, 1839.0, 1896.0, 1902.0, 1915.0, 1942.0, 2065.0, 2180.0, 2263.0, 2272.0, 2317.0,…
GO:0016020	CC	e	membrane	219/1833	2121/29107	2.03878e-13	2	219	7.1439e-11	20.0, 100.0, 142.0, 143.0, 308.0, 323.0, 538.0, 583.0, 590.0, 667.0, 699.0, 754.0, 847.0, 928.0, 950.0, 952.0, 957.0, 976.0, 1080.0, 1108.0, 1124.0, 1244.0, 1267.0, 1435.0, 1462.0, 1603.0, 1717.0, 1783.0, 1785.0, 1793.0, 1808.0, 1896.0, 1915.0, 2180.0, 2263.0, 2346.0, 2526.0, 2530.0, 2531.0, 3092.0, 3178.0, 3185.0, 3290.0, 3295.0, 3306.0, 3371.0, 3547.0, 3643.0, 3688.0, 3703.0, 3707.0, 3799.0, 39…
GO:0070062	CC	e	extracellular exosome	202/1833	2169/29107	1.37657e-08	6	202	4.01959e-06	143.0, 204.0, 210.0, 214.0, 221.0, 307.0, 308.0, 347.0, 358.0, 387.0, 391.0, 501.0, 563.0, 683.0, 686.0, 706.0, 720.0, 721.0, 727.0, 754.0, 760.0, 780.0, 847.0, 873.0, 928.0, 933.0, 950.0, 952.0, 960.0, 976.0, 999.0, 1073.0, 1267.0, 1368.0, 1378.0, 1410.0, 1465.0, 1514.0, 1573.0, 1604.0, 1622.0, 1739.0, 1755.0, 1785.0, 1808.0, 1915.0, 2186.0, 2317.0, 2346.0, 2444.0, 2495.0, 2519.0, 2530.0, 2618.0…
GO:0005783	CC	e	endoplasmic reticulum	110/1833	1036/29107	7.31817e-08	5	110	1.83163e-05	175.0, 323.0, 347.0, 538.0, 666.0, 706.0, 847.0, 957.0, 1717.0, 1739.0, 2055.0, 2180.0, 2222.0, 2330.0, 2531.0, 2861.0, 3293.0, 3433.0, 3638.0, 4036.0, 4040.0, 4118.0, 4864.0, 4938.0, 5046.0, 5130.0, 5152.0, 5287.0, 5311.0, 5479.0, 5653.0, 5663.0, 6134.0, 6157.0, 6188.0, 6194.0, 6238.0, 6319.0, 6713.0, 7368.0, 7405.0, 7444.0, 7869.0, 8406.0, 8612.0, 9468.0, 9601.0, 9897.0, 10351.0, 10404.0, 10483…
GO:0005789	CC	e	endoplasmic reticulum membrane	103/1833	974/29107	2.70319e-07	4	103	5.58129e-05	387.0, 391.0, 666.0, 667.0, 745.0, 950.0, 1080.0, 1573.0, 1603.0, 1717.0, 1739.0, 1896.0, 2055.0, 2180.0, 2222.0, 2329.0, 2330.0, 2531.0, 2705.0, 2861.0, 3249.0, 3290.0, 3293.0, 3638.0, 3703.0, 3930.0, 3992.0, 4051.0, 5051.0, 5130.0, 5156.0, 5311.0, 5337.0, 5663.0, 5730.0, 5879.0, 6272.0, 6319.0, 6440.0, 6446.0, 6713.0, 6720.0, 7039.0, 7444.0, 8605.0, 8612.0, 9200.0, 9420.0, 9468.0, 9517.0, 9619.…
GO:0048471	CC	e	perinuclear region of cytoplasm	81/1833	713/29107	2.8671e-07	2	81	5.58129e-05	307.0, 347.0, 538.0, 991.0, 999.0, 1019.0, 1267.0, 1435.0, 1739.0, 1785.0, 2186.0, 2800.0, 3065.0, 3673.0, 3688.0, 3799.0, 3916.0, 4172.0, 4336.0, 4646.0, 4650.0, 4735.0, 4864.0, 4891.0, 4939.0, 5062.0, 5142.0, 5152.0, 5337.0, 5479.0, 5663.0, 5730.0, 6194.0, 6272.0, 6285.0, 6696.0, 6810.0, 7018.0, 7039.0, 7855.0, 8099.0, 8301.0, 8502.0, 8693.0, 8862.0, 8871.0, 9026.0, 9043.0, 9053.0, 9341.0, 9618…
GO:0043231	CC	e	intracellular membrane-bounded organelle	92/1833	847/29107	3.89294e-07	4	92	6.42326e-05	20.0, 151.0, 472.0, 699.0, 706.0, 753.0, 847.0, 1027.0, 1238.0, 1495.0, 1514.0, 1573.0, 1896.0, 2760.0, 2846.0, 2956.0, 3092.0, 3293.0, 3344.0, 3988.0, 3992.0, 3993.0, 4051.0, 4077.0, 4904.0, 4939.0, 4940.0, 5287.0, 5427.0, 5479.0, 5747.0, 6285.0, 6566.0, 6642.0, 6678.0, 6713.0, 6938.0, 7043.0, 7368.0, 7508.0, 7775.0, 8301.0, 9026.0, 9341.0, 9516.0, 9725.0, 9765.0, 9779.0, 9781.0, 9798.0, 10105.0…
GO:0009986	CC	e	cell surface	69/1833	581/29107	4.03287e-07	2	69	6.42326e-05	100.0, 151.0, 307.0, 933.0, 952.0, 960.0, 1080.0, 1244.0, 1368.0, 1378.0, 1410.0, 1604.0, 1839.0, 1902.0, 2263.0, 2346.0, 2526.0, 2861.0, 3249.0, 3306.0, 3673.0, 3688.0, 3691.0, 4040.0, 4155.0, 4756.0, 4804.0, 4891.0, 4919.0, 5046.0, 5154.0, 5365.0, 5663.0, 6091.0, 6272.0, 6422.0, 6678.0, 6810.0, 6900.0, 7018.0, 7039.0, 7043.0, 7077.0, 7103.0, 7145.0, 7855.0, 8301.0, 8406.0, 8633.0, 9341.0, 9601.…
GO:0005902	CC	e	microvillus	17/1833	67/29107	5.88607e-07	5	17	8.59366e-05	538.0, 760.0, 960.0, 1267.0, 1515.0, 4640.0, 4642.0, 4643.0, 4646.0, 5154.0, 5156.0, 5962.0, 10083.0, 23303.0, 25932.0, 51741.0, 83700.0
GO:0005925	CC	e	focal adhesion	54/1833	418/29107	6.80987e-07	5	54	9.1776e-05	214.0, 308.0, 387.0, 391.0, 667.0, 847.0, 928.0, 950.0, 960.0, 976.0, 1465.0, 1495.0, 1785.0, 2317.0, 2318.0, 2934.0, 3371.0, 3660.0, 3673.0, 3688.0, 3691.0, 3728.0, 4162.0, 5479.0, 5747.0, 5879.0, 5962.0, 6136.0, 6143.0, 6156.0, 6176.0, 6181.0, 6188.0, 6222.0, 6522.0, 7145.0, 7205.0, 7739.0, 8500.0, 8826.0, 9448.0, 10278.0, 10395.0, 11135.0, 22919.0, 23385.0, 23603.0, 51474.0, 57477.0, 58480.0, …
GO:0016021	CC	e	integral component of membrane	291/1833	3525/29107	8.30257e-07	3	291	0.000103901	20.0, 358.0, 363.0, 538.0, 666.0, 667.0, 706.0, 745.0, 753.0, 754.0, 933.0, 950.0, 952.0, 999.0, 1080.0, 1435.0, 1603.0, 1896.0, 2055.0, 2123.0, 2180.0, 2222.0, 2263.0, 2317.0, 2329.0, 2330.0, 2526.0, 2530.0, 2531.0, 2681.0, 2696.0, 2705.0, 2824.0, 3249.0, 3547.0, 3703.0, 3792.0, 3823.0, 3930.0, 3992.0, 4036.0, 4040.0, 4051.0, 4118.0, 4124.0, 4162.0, 4166.0, 4340.0, 4804.0, 4864.0, 5010.0, 5376.0…
GO:0009925	CC	e	basal plasma membrane	14/1833	48/29107	9.2805e-07	4	14	0.000108396	358.0, 667.0, 2065.0, 3691.0, 5311.0, 6536.0, 6558.0, 6566.0, 7018.0, 7439.0, 9635.0, 26119.0, 55914.0, 57477.0
GO:0015630	CC	e	microtubule cytoskeleton	28/1833	162/29107	1.03865e-06	6	28	0.000111529	667.0, 1410.0, 4134.0, 4735.0, 5414.0, 6760.0, 7846.0, 8826.0, 9053.0, 10397.0, 10435.0, 11104.0, 23176.0, 25932.0, 55717.0, 55786.0, 56062.0, 57509.0, 57698.0, 58526.0, 60437.0, 79649.0, 84307.0, 84722.0, 151011.0, 152815.0, 163782.0, 256364.0
GO:0005654	CC	e	nucleoplasm	310/1833	3805/29107	1.08219e-06	2	310	0.000111529	86.0, 142.0, 472.0, 595.0, 667.0, 672.0, 699.0, 745.0, 754.0, 991.0, 1019.0, 1021.0, 1027.0, 1108.0, 1163.0, 1238.0, 1376.0, 1410.0, 1643.0, 1793.0, 1997.0, 1998.0, 2178.0, 2186.0, 2187.0, 2246.0, 2444.0, 2956.0, 3020.0, 3021.0, 3065.0, 3178.0, 3185.0, 3231.0, 3275.0, 3344.0, 3431.0, 3516.0, 3660.0, 3669.0, 3792.0, 3988.0, 4000.0, 4077.0, 4093.0, 4172.0, 4174.0, 4176.0, 4194.0, 4286.0, 4292.0, 43…
GO:0016324	CC	e	apical plasma membrane	47/1833	358/29107	1.72809e-06	4	47	0.000168201	358.0, 363.0, 538.0, 928.0, 960.0, 1080.0, 1244.0, 1514.0, 1739.0, 2760.0, 3249.0, 4036.0, 4118.0, 4640.0, 4891.0, 5337.0, 5663.0, 5794.0, 5962.0, 6522.0, 6536.0, 6558.0, 6566.0, 6814.0, 7018.0, 8611.0, 8777.0, 9026.0, 9341.0, 22802.0, 23539.0, 28514.0, 53905.0, 56302.0, 56650.0, 57216.0, 57477.0, 57835.0, 66002.0, 85320.0, 89958.0, 115019.0, 134549.0, 140803.0, 154043.0, 283999.0, 338328.0
GO:0005856	CC	e	cytoskeleton	51/1833	401/29107	2.05966e-06	5	51	0.000189922	387.0, 391.0, 1378.0, 1896.0, 2318.0, 3092.0, 3728.0, 3996.0, 4643.0, 4660.0, 5747.0, 5879.0, 7145.0, 7205.0, 8409.0, 8502.0, 8717.0, 8871.0, 9026.0, 9618.0, 9855.0, 9886.0, 9961.0, 10083.0, 10435.0, 10625.0, 11099.0, 11135.0, 11155.0, 23048.0, 23150.0, 23189.0, 23499.0, 26064.0, 29116.0, 29119.0, 51088.0, 55062.0, 55075.0, 55755.0, 56882.0, 57471.0, 57475.0, 64097.0, 65108.0, 84288.0, 84978.0, 8…
GO:0005794	CC	e	Golgi apparatus	99/1833	988/29107	5.09603e-06	5	99	0.000446413	323.0, 538.0, 666.0, 745.0, 847.0, 960.0, 1410.0, 1514.0, 1622.0, 1739.0, 1785.0, 2263.0, 2526.0, 2530.0, 2668.0, 2800.0, 2956.0, 3092.0, 3759.0, 4036.0, 4040.0, 4166.0, 4646.0, 4756.0, 4852.0, 4864.0, 5152.0, 5156.0, 5311.0, 5337.0, 5663.0, 5730.0, 6272.0, 6642.0, 6696.0, 8301.0, 8546.0, 8549.0, 8693.0, 9363.0, 9516.0, 9619.0, 9638.0, 9770.0, 9779.0, 9781.0, 10226.0, 10404.0, 10749.0, 11046.0, 1…
GO:0043209	CC	e	myelin sheath	10/1833	29/29107	6.33362e-06	2	10	0.000509887	4099.0, 4155.0, 4642.0, 5354.0, 6900.0, 7846.0, 22933.0, 57165.0, 57471.0, 256987.0
GO:0005938	CC	e	cell cortex	25/1833	149/29107	6.64377e-06	3	25	0.000509887	387.0, 391.0, 667.0, 2246.0, 2263.0, 2317.0, 4642.0, 4646.0, 4650.0, 4651.0, 4735.0, 5663.0, 5747.0, 5879.0, 8605.0, 9026.0, 9886.0, 23048.0, 23603.0, 26064.0, 29899.0, 57085.0, 57471.0, 83992.0, 285527.0
GO:0010008	CC	e	endosome membrane	33/1833	227/29107	6.69372e-06	6	33	0.000509887	20.0, 950.0, 1080.0, 3643.0, 3656.0, 3688.0, 3916.0, 6272.0, 6642.0, 7018.0, 9779.0, 9781.0, 9886.0, 10226.0, 23385.0, 23603.0, 23621.0, 25777.0, 51104.0, 51135.0, 51324.0, 51479.0, 55062.0, 55652.0, 55858.0, 63971.0, 64114.0, 79156.0, 83464.0, 89853.0, 112574.0, 117584.0, 118442.0
GO:0031410	CC	e	cytoplasmic vesicle	39/1833	293/29107	9.41594e-06	6	39	0.000687364	20.0, 307.0, 387.0, 391.0, 472.0, 667.0, 1360.0, 2263.0, 3037.0, 4040.0, 4642.0, 4646.0, 4891.0, 5879.0, 6272.0, 7018.0, 7039.0, 7456.0, 8291.0, 9886.0, 11037.0, 23048.0, 23604.0, 27106.0, 28514.0, 51421.0, 51429.0, 55357.0, 55704.0, 55717.0, 58476.0, 66008.0, 79628.0, 80208.0, 80824.0, 89781.0, 94241.0, 112574.0, 114908.0
GO:0043218	CC	e	compact myelin	4/1833	4/29107	1.56793e-05	2	4	0.00109881	4099.0, 4155.0, 5376.0, 51090.0
GO:0005813	CC	e	centrosome	59/1833	527/29107	1.77164e-05	3	59	0.00119381	472.0, 991.0, 1021.0, 1108.0, 1781.0, 1783.0, 1785.0, 4172.0, 4218.0, 5142.0, 5663.0, 6566.0, 7405.0, 7840.0, 8100.0, 8409.0, 8555.0, 8850.0, 9134.0, 9325.0, 9638.0, 9639.0, 9738.0, 9798.0, 10397.0, 11064.0, 11104.0, 22919.0, 22933.0, 23093.0, 23194.0, 25914.0, 25932.0, 27185.0, 28984.0, 29899.0, 54820.0, 54930.0, 55704.0, 55755.0, 55857.0, 63971.0, 64793.0, 80071.0, 84084.0, 84260.0, 84318.0, 85…
GO:0005604	CC	e	basement membrane	17/1833	85/29107	1.89243e-05	5	17	0.00122798	667.0, 1287.0, 1299.0, 1739.0, 2200.0, 3371.0, 3691.0, 6678.0, 7058.0, 22795.0, 23671.0, 55914.0, 64093.0, 64856.0, 151887.0, 284217.0, 340706.0
GO:0005769	CC	e	early endosome	35/1833	268/29107	4.00484e-05	8	35	0.00248177	323.0, 933.0, 1080.0, 1238.0, 4040.0, 4642.0, 4891.0, 6272.0, 7018.0, 7405.0, 8073.0, 8291.0, 8301.0, 8612.0, 9341.0, 9765.0, 9897.0, 10163.0, 10617.0, 23250.0, 23385.0, 23621.0, 23678.0, 26119.0, 27342.0, 51019.0, 51479.0, 57720.0, 66008.0, 89853.0, 91947.0, 92737.0, 115825.0, 123606.0, 153020.0
GO:0033270	CC	e	paranode region of axon	6/1833	12/29107	4.10795e-05	2	6	0.00248177	4099.0, 22933.0, 23303.0, 57165.0, 57471.0, 400746.0
GO:0042555	CC	e	MCM complex	5/1833	8/29107	4.69736e-05	2	5	0.00274326	4172.0, 4174.0, 4176.0, 84515.0, 254394.0
GO:0016323	CC	e	basolateral plasma membrane	31/1833	228/29107	5.05337e-05	4	31	0.00285597	358.0, 538.0, 760.0, 952.0, 960.0, 1739.0, 2065.0, 2760.0, 3766.0, 4640.0, 4642.0, 4671.0, 5311.0, 6522.0, 6536.0, 6558.0, 6566.0, 6810.0, 6814.0, 7039.0, 7082.0, 7439.0, 9053.0, 10163.0, 10351.0, 23539.0, 55914.0, 64849.0, 83697.0, 84876.0, 338328.0
GO:0005923	CC	e	bicellular tight junction	20/1833	121/29107	6.66695e-05	6	20	0.00365016	595.0, 1019.0, 1739.0, 5010.0, 5376.0, 6801.0, 7082.0, 7855.0, 8777.0, 9267.0, 9414.0, 9618.0, 11149.0, 23150.0, 51421.0, 55114.0, 57530.0, 83700.0, 89958.0, 93643.0
GO:0005764	CC	e	lysosome	35/1833	277/29107	8.79764e-05	7	35	0.0045418	20.0, 100.0, 175.0, 847.0, 1514.0, 1515.0, 1783.0, 2519.0, 2581.0, 2670.0, 3643.0, 3916.0, 3920.0, 3988.0, 4036.0, 4077.0, 4669.0, 4864.0, 5305.0, 6272.0, 6642.0, 7405.0, 10404.0, 10577.0, 11145.0, 23048.0, 23621.0, 56270.0, 79156.0, 79443.0, 89781.0, 144577.0, 220441.0, 220972.0, 338382.0
GO:0005768	CC	e	endosome	37/1833	296/29107	8.814e-05	7	37	0.0045418	20.0, 387.0, 999.0, 1027.0, 1785.0, 1902.0, 4218.0, 4642.0, 4804.0, 5337.0, 6536.0, 6642.0, 6810.0, 7405.0, 8291.0, 9363.0, 9619.0, 9897.0, 10226.0, 10311.0, 10617.0, 10966.0, 22905.0, 23621.0, 26058.0, 29763.0, 51479.0, 57020.0, 57448.0, 58533.0, 79156.0, 91947.0, 94121.0, 118442.0, 140545.0, 220972.0, 256227.0
GO:0005874	CC	e	microtubule	37/1833	298/29107	9.34838e-05	6	37	0.00467953	1739.0, 1781.0, 1783.0, 1785.0, 1808.0, 3799.0, 4134.0, 7846.0, 8632.0, 8826.0, 9053.0, 9638.0, 10397.0, 10749.0, 11104.0, 22919.0, 22933.0, 23093.0, 23303.0, 23499.0, 27130.0, 27185.0, 51673.0, 54820.0, 55755.0, 57509.0, 57698.0, 58526.0, 63971.0, 79739.0, 79929.0, 124602.0, 134549.0, 140609.0, 164395.0, 201625.0, 221458.0
GO:0015629	CC	e	actin cytoskeleton	32/1833	246/29107	9.74221e-05	6	32	0.00474121	999.0, 1073.0, 1495.0, 2317.0, 2934.0, 3728.0, 4638.0, 4640.0, 4642.0, 4643.0, 4646.0, 4650.0, 4735.0, 7456.0, 7739.0, 8826.0, 9499.0, 9788.0, 10163.0, 23499.0, 23603.0, 25932.0, 27147.0, 30851.0, 51474.0, 54443.0, 54934.0, 55166.0, 57477.0, 57584.0, 83543.0, 118611.0
GO:0055037	CC	e	recycling endosome	20/1833	127/29107	0.000132936	8	20	0.0062947	933.0, 1080.0, 1238.0, 1318.0, 3688.0, 4891.0, 7018.0, 7846.0, 9341.0, 9619.0, 9873.0, 23232.0, 23250.0, 23621.0, 23678.0, 26119.0, 27342.0, 51421.0, 79628.0, 285195.0
GO:0071162	CC	e	CMG complex	5/1833	10/29107	0.000189947	4	5	0.00875754	4172.0, 4174.0, 4176.0, 64785.0, 84296.0
GO:0005905	CC	e	clathrin-coated pit	12/1833	60/29107	0.000310536	4	12	0.0139502	1785.0, 4036.0, 4646.0, 6272.0, 7018.0, 8218.0, 8301.0, 9026.0, 9873.0, 23048.0, 23677.0, 55707.0
GO:0016328	CC	e	lateral plasma membrane	12/1833	61/29107	0.00036469	2	12	0.0159734	999.0, 1739.0, 2705.0, 3728.0, 4640.0, 6536.0, 6558.0, 6566.0, 11149.0, 23603.0, 29899.0, 57216.0
GO:0043025	CC	e	neuronal cell body	40/1833	355/29107	0.000374368	3	40	0.0159974	100.0, 214.0, 347.0, 538.0, 720.0, 2317.0, 3065.0, 3249.0, 3759.0, 3916.0, 4155.0, 4218.0, 4642.0, 4651.0, 5137.0, 5663.0, 6272.0, 6285.0, 6558.0, 6801.0, 6900.0, 7043.0, 7077.0, 8301.0, 8633.0, 9026.0, 9187.0, 9499.0, 9638.0, 9860.0, 9897.0, 23621.0, 25861.0, 51035.0, 56896.0, 57471.0, 66008.0, 80975.0, 85461.0, 92737.0
GO:0000307	CC	e	cyclin-dependent protein kinase holoenzyme complex	8/1833	30/29107	0.000408203	7	8	0.0170279	595.0, 1019.0, 1021.0, 1163.0, 9134.0, 27013.0, 85417.0, 645121.0
GO:0030136	CC	e	clathrin-coated vesicle	12/1833	62/29107	0.000426615	8	12	0.0173821	3092.0, 6272.0, 8218.0, 8301.0, 9026.0, 9341.0, 11037.0, 23677.0, 51429.0, 55062.0, 57720.0, 112574.0
GO:0032587	CC	e	ruffle membrane	16/1833	99/29107	0.000447152	5	16	0.0178048	387.0, 1785.0, 1915.0, 3688.0, 4646.0, 5152.0, 5879.0, 6188.0, 9026.0, 10395.0, 23189.0, 23499.0, 23603.0, 30817.0, 83543.0, 221178.0
GO:0030424	CC	e	axon	37/1833	324/29107	0.000478517	5	37	0.0186303	214.0, 387.0, 538.0, 720.0, 721.0, 760.0, 1270.0, 1410.0, 2913.0, 3643.0, 3996.0, 4036.0, 4134.0, 4642.0, 4752.0, 5010.0, 5414.0, 6091.0, 6900.0, 7855.0, 8826.0, 9053.0, 9499.0, 9638.0, 10749.0, 11141.0, 23001.0, 23176.0, 23303.0, 23621.0, 26119.0, 57556.0, 57609.0, 57698.0, 80208.0, 220296.0, 342035.0
GO:0044291	CC	e	cell-cell contact zone	7/1833	24/29107	0.000518796	5	7	0.0197593	4301.0, 5101.0, 8502.0, 9414.0, 83700.0, 93377.0, 199731.0
GO:0062023	CC	e	collagen-containing extracellular matrix	41/1833	374/29107	0.000543674	4	41	0.0202663	307.0, 308.0, 563.0, 1287.0, 1288.0, 1298.0, 1299.0, 1307.0, 1462.0, 1514.0, 2200.0, 2263.0, 3371.0, 3440.0, 3959.0, 4052.0, 4147.0, 5046.0, 5269.0, 5654.0, 6422.0, 6423.0, 6678.0, 7043.0, 7058.0, 7077.0, 7869.0, 8406.0, 9507.0, 10085.0, 22795.0, 23452.0, 25890.0, 26585.0, 64856.0, 84929.0, 150356.0, 157869.0, 221914.0, 284217.0, 340706.0
GO:0016459	CC	e	myosin complex	8/1833	32/29107	0.00065544	2	8	0.0239236	4637.0, 4640.0, 4642.0, 4643.0, 4650.0, 4651.0, 22989.0, 57530.0
GO:0030054	CC	e	cell junction	26/1833	204/29107	0.000675988	2	26	0.02417	100.0, 387.0, 999.0, 1495.0, 1643.0, 1739.0, 3691.0, 4301.0, 5010.0, 5156.0, 5663.0, 6566.0, 7082.0, 8502.0, 9635.0, 9644.0, 11149.0, 23555.0, 26064.0, 54623.0, 55357.0, 55755.0, 55914.0, 56882.0, 57530.0, 57584.0
GO:0022626	CC	e	cytosolic ribosome	13/1833	76/29107	0.00086305	6	13	0.0300708	347.0, 6134.0, 6135.0, 6136.0, 6143.0, 6156.0, 6157.0, 6167.0, 6176.0, 6188.0, 6194.0, 6222.0, 6232.0
GO:0030864	CC	e	cortical actin cytoskeleton	11/1833	58/29107	0.000875348	7	11	0.0300708	999.0, 1915.0, 2934.0, 3993.0, 3996.0, 4336.0, 4640.0, 5962.0, 10395.0, 57477.0, 134549.0
GO:0043219	CC	e	lateral loop	3/1833	4/29107	0.000950406	2	3	0.0320214	1739.0, 6810.0, 22933.0
GO:0001673	CC	e	male germ cell nucleus	5/1833	14/29107	0.00121981	7	5	0.0403229	3306.0, 4292.0, 10732.0, 27030.0, 221458.0
GO:0005515	MF	e	protein binding	1101/1833	12418/29107	7.99701e-54	2	1101	3.53228e-50	86.0, 100.0, 142.0, 143.0, 151.0, 175.0, 187.0, 204.0, 214.0, 221.0, 272.0, 307.0, 308.0, 323.0, 347.0, 358.0, 363.0, 387.0, 391.0, 443.0, 472.0, 501.0, 538.0, 563.0, 583.0, 590.0, 595.0, 666.0, 667.0, 672.0, 678.0, 699.0, 706.0, 727.0, 754.0, 760.0, 780.0, 825.0, 928.0, 933.0, 950.0, 957.0, 960.0, 971.0, 976.0, 991.0, 999.0, 1019.0, 1021.0, 1027.0, 1028.0, 1031.0, 1073.0, 1080.0, 1108.0, 1124.0,…
GO:0046872	MF	e	metal ion binding	227/1833	2297/29107	5.54394e-12	4	227	1.22438e-08	105.0, 272.0, 443.0, 678.0, 780.0, 847.0, 1124.0, 1410.0, 1806.0, 2070.0, 2186.0, 2222.0, 2346.0, 2618.0, 3155.0, 3431.0, 3628.0, 3669.0, 3673.0, 3688.0, 3703.0, 3792.0, 4093.0, 4124.0, 4144.0, 4520.0, 4521.0, 4638.0, 4650.0, 4671.0, 4752.0, 4938.0, 4939.0, 4940.0, 5073.0, 5137.0, 5142.0, 5151.0, 5152.0, 5158.0, 5588.0, 5978.0, 6167.0, 6299.0, 6667.0, 6941.0, 7205.0, 7403.0, 7562.0, 7586.0, 7589.…
GO:0005524	MF	e	ATP binding	138/1833	1458/29107	1.74671e-06	8	138	0.0019288	20.0, 204.0, 472.0, 538.0, 699.0, 780.0, 1019.0, 1021.0, 1080.0, 1108.0, 1119.0, 1244.0, 1373.0, 1783.0, 2065.0, 2180.0, 2263.0, 2444.0, 2618.0, 2729.0, 2956.0, 3306.0, 3643.0, 3656.0, 3707.0, 3766.0, 3799.0, 4144.0, 4172.0, 4174.0, 4176.0, 4292.0, 4621.0, 4638.0, 4640.0, 4642.0, 4643.0, 4646.0, 4650.0, 4651.0, 4671.0, 4752.0, 4919.0, 4931.0, 4938.0, 4939.0, 4940.0, 5027.0, 5062.0, 5096.0, 5129.0…
GO:0008432	MF	e	JUN kinase binding	6/1833	9/29107	4.40507e-06	6	6	0.00368629	2950.0, 3799.0, 5747.0, 9043.0, 11221.0, 11342.0
GO:0019901	MF	e	protein kinase binding	56/1833	470/29107	5.00741e-06	5	56	0.00368629	142.0, 387.0, 391.0, 595.0, 1027.0, 1031.0, 1163.0, 1739.0, 1785.0, 1915.0, 3728.0, 3996.0, 4099.0, 4218.0, 4515.0, 4660.0, 5062.0, 5073.0, 5208.0, 5422.0, 5747.0, 5879.0, 6188.0, 6194.0, 6558.0, 6720.0, 7444.0, 7855.0, 8633.0, 8826.0, 8850.0, 9134.0, 9325.0, 9618.0, 9886.0, 9961.0, 10666.0, 22919.0, 23303.0, 23376.0, 25793.0, 26574.0, 27013.0, 28984.0, 51135.0, 51704.0, 55755.0, 55857.0, 56155.0…
GO:0051015	MF	e	actin filament binding	32/1833	216/29107	6.57039e-06	5	32	0.00414592	1073.0, 1495.0, 2317.0, 2318.0, 2934.0, 3092.0, 4301.0, 4621.0, 4640.0, 4642.0, 4643.0, 4646.0, 4651.0, 7739.0, 8826.0, 9026.0, 10083.0, 22989.0, 23499.0, 23603.0, 29119.0, 51474.0, 57471.0, 57477.0, 57698.0, 65108.0, 79789.0, 83543.0, 114793.0, 122622.0, 134549.0, 161176.0
GO:0045296	MF	e	cadherin binding	40/1833	315/29107	3.15809e-05	4	40	0.0174366	999.0, 1495.0, 1739.0, 2317.0, 3688.0, 3728.0, 3799.0, 4301.0, 4735.0, 5062.0, 5663.0, 5794.0, 5962.0, 6642.0, 7082.0, 8301.0, 8502.0, 8826.0, 9414.0, 9798.0, 10163.0, 10226.0, 10397.0, 22905.0, 22919.0, 23348.0, 23499.0, 26058.0, 28316.0, 28513.0, 29119.0, 51429.0, 51474.0, 54443.0, 55357.0, 57530.0, 57698.0, 60437.0, 85377.0, 114793.0
GO:0004180	MF	e	carboxypeptidase activity	7/1833	17/29107	4.30681e-05	5	7	0.0211368	1360.0, 1368.0, 2346.0, 10404.0, 55748.0, 84735.0, 219595.0
GO:0004000	MF	e	adenosine deaminase activity	4/1833	5/29107	7.44551e-05	5	4	0.0311054	100.0, 105.0, 51816.0, 144811.0
GO:0008017	MF	e	microtubule binding	33/1833	255/29107	7.97479e-05	5	33	0.0311054	667.0, 1410.0, 1785.0, 1808.0, 2339.0, 3799.0, 4134.0, 6188.0, 7840.0, 8409.0, 9448.0, 10397.0, 10749.0, 11104.0, 23303.0, 25777.0, 54820.0, 55704.0, 55755.0, 56896.0, 57509.0, 57519.0, 63971.0, 79649.0, 79929.0, 80346.0, 84142.0, 84722.0, 118611.0, 124602.0, 221035.0, 221458.0, 256364.0
GO:0019911	MF	e	structural constituent of myelin sheath	5/1833	9/29107	0.000100184	2	5	0.0340396	4118.0, 4155.0, 5354.0, 51090.0, 400746.0
GO:0044877	MF	e	protein-containing complex binding	42/1833	361/29107	0.000117622	2	42	0.0352275	472.0, 595.0, 666.0, 1019.0, 1027.0, 1028.0, 1270.0, 1373.0, 1410.0, 1515.0, 1643.0, 1785.0, 2200.0, 2729.0, 3030.0, 3275.0, 3643.0, 3673.0, 3688.0, 3728.0, 5156.0, 5354.0, 5469.0, 5879.0, 6188.0, 6720.0, 6801.0, 6814.0, 7043.0, 7289.0, 7353.0, 7508.0, 7855.0, 8717.0, 8837.0, 9779.0, 9798.0, 27185.0, 54442.0, 55719.0, 83983.0, 254394.0
GO:0016853	MF	e	isomerase activity	6/1833	14/29107	0.000119631	2	6	0.0352275	1080.0, 1573.0, 3295.0, 11104.0, 55556.0, 64081.0
GO:0000978	MF	e	RNA polymerase II cis-regulatory region sequence-specific DNA binding	107/1833	1178/29107	0.000138837	9	107	0.0383276	1997.0, 2186.0, 3020.0, 3021.0, 3065.0, 3231.0, 3516.0, 3660.0, 4093.0, 4211.0, 4286.0, 4303.0, 4520.0, 4601.0, 4603.0, 4613.0, 4775.0, 4790.0, 4800.0, 4808.0, 4821.0, 5090.0, 5455.0, 5469.0, 5629.0, 5978.0, 6299.0, 6663.0, 6667.0, 6720.0, 6776.0, 6938.0, 7403.0, 7562.0, 7586.0, 7589.0, 7596.0, 7643.0, 7705.0, 7745.0, 7746.0, 7764.0, 7775.0, 7942.0, 8820.0, 9095.0, 9516.0, 9586.0, 9603.0, 9705.0,…
GO:0045159	MF	e	myosin II binding	5/1833	10/29107	0.000189947	5	5	0.0493526	2934.0, 3993.0, 3996.0, 57477.0, 134549.0
GO:0004984	MF	p	olfactory receptor activity	1/1833	399/29107	2.4729e-10	4	1	3.64093e-07	135924.0
GO:0004930	MF	p	G protein-coupled receptor activity	20/1833	684/29107	8.45063e-05	4	20	0.0311054	151.0, 187.0, 976.0, 1902.0, 2846.0, 2861.0, 2864.0, 2913.0, 4852.0, 7855.0, 30817.0, 51704.0, 53637.0, 118442.0, 135924.0, 259290.0, 259292.0, 259293.0, 259294.0, 353345.0
