## Supplementary material for "Transcriptional and genetic sex differences for schizophrenia across the dorsolateral prefrontal cortex, hippocampus, and caudate nucleus": Data S4: GO_analysis_module_yellow.xlsx

### Sheet: Sheet1
GO	NS	enrichment	name	ratio_in_study	ratio_in_pop	p_uncorrected	depth	study_count	p_fdr_bh	study_items
GO:0032981	BP	e	mitochondrial respiratory chain complex I assembly	20/1416	57/29107	1.04188e-12	8	20	1.29215e-08	4694.0, 4698.0, 4700.0, 4706.0, 4707.0, 4708.0, 4709.0, 4710.0, 4711.0, 4714.0, 4718.0, 4719.0, 29078.0, 51103.0, 55471.0, 55744.0, 55967.0, 79133.0, 90871.0, 137682.0
GO:0016567	BP	e	protein ubiquitination	59/1416	479/29107	9.77375e-11	9	59	6.0607e-07	373.0, 996.0, 6049.0, 6500.0, 7320.0, 7334.0, 7336.0, 7347.0, 8239.0, 8452.0, 8453.0, 8835.0, 8916.0, 9412.0, 9604.0, 9616.0, 9655.0, 9867.0, 10001.0, 10016.0, 10116.0, 10299.0, 23014.0, 23588.0, 23608.0, 23609.0, 25898.0, 26190.0, 26260.0, 26268.0, 51003.0, 51132.0, 51434.0, 51592.0, 54793.0, 55008.0, 55148.0, 55294.0, 55521.0, 55832.0, 55975.0, 57520.0, 57531.0, 57563.0, 57820.0, 64110.0, 64326…
GO:0015031	BP	e	protein transport	47/1416	357/29107	6.22739e-10	5	47	2.5744e-06	1063.0, 1069.0, 1130.0, 1894.0, 5481.0, 5538.0, 5862.0, 8724.0, 9522.0, 10564.0, 10565.0, 10651.0, 11127.0, 23033.0, 23355.0, 25977.0, 51534.0, 53353.0, 54497.0, 54734.0, 54812.0, 55153.0, 55207.0, 55212.0, 55435.0, 55610.0, 56648.0, 56943.0, 57120.0, 57132.0, 57182.0, 57511.0, 59343.0, 60561.0, 64145.0, 79719.0, 79989.0, 80055.0, 81555.0, 81929.0, 83891.0, 95681.0, 116442.0, 123016.0, 149371.0, …
GO:0051301	BP	e	cell division	46/1416	350/29107	9.99909e-10	2	46	3.10022e-06	901.0, 996.0, 1022.0, 1063.0, 1069.0, 1213.0, 2908.0, 3981.0, 4085.0, 5289.0, 5901.0, 5932.0, 6990.0, 8239.0, 8317.0, 8678.0, 8872.0, 9055.0, 9793.0, 9937.0, 10776.0, 10907.0, 23172.0, 25847.0, 51143.0, 51434.0, 53918.0, 54627.0, 55055.0, 55207.0, 57132.0, 57542.0, 64282.0, 64682.0, 79184.0, 79980.0, 80254.0, 81929.0, 90293.0, 90417.0, 91272.0, 93973.0, 126731.0, 205564.0, 219771.0, 387103.0
GO:0006120	BP	e	mitochondrial electron transport, NADH to ubiquinone	15/1416	45/29107	1.6309e-09	8	15	3.37107e-06	1738.0, 4694.0, 4697.0, 4698.0, 4700.0, 4706.0, 4707.0, 4708.0, 4709.0, 4710.0, 4711.0, 4714.0, 4718.0, 4719.0, 51103.0
GO:0043161	BP	e	proteasome-mediated ubiquitin-dependent protein catabolic process	29/1416	166/29107	2.04368e-09	9	29	3.62082e-06	4287.0, 5527.0, 5686.0, 5700.0, 5701.0, 5707.0, 5713.0, 5887.0, 7320.0, 8452.0, 9097.0, 9373.0, 10116.0, 10213.0, 10299.0, 23588.0, 25852.0, 54994.0, 55284.0, 55294.0, 57520.0, 57531.0, 57542.0, 64326.0, 64839.0, 79718.0, 89890.0, 90025.0, 200933.0
GO:0006457	BP	e	protein folding	25/1416	136/29107	8.94578e-09	2	25	1.23273e-05	908.0, 1047.0, 3301.0, 3312.0, 3326.0, 5203.0, 5481.0, 5903.0, 6950.0, 7265.0, 7266.0, 8195.0, 9529.0, 10049.0, 10575.0, 10576.0, 10694.0, 10961.0, 22948.0, 26278.0, 30001.0, 51645.0, 55664.0, 80273.0, 134266.0
GO:0006511	BP	e	ubiquitin-dependent protein catabolic process	34/1416	251/29107	7.0651e-08	8	34	8.76213e-05	4287.0, 5685.0, 5701.0, 5719.0, 6049.0, 6921.0, 7320.0, 7334.0, 7347.0, 8287.0, 8452.0, 8533.0, 9604.0, 9616.0, 9690.0, 9958.0, 10213.0, 23014.0, 23032.0, 25898.0, 26994.0, 29761.0, 51132.0, 51377.0, 54542.0, 54602.0, 57531.0, 57563.0, 79589.0, 80204.0, 80762.0, 130507.0, 143384.0, 200933.0
GO:0050821	BP	e	protein stabilization	28/1416	187/29107	1.20563e-07	4	28	0.00013593	481.0, 483.0, 819.0, 908.0, 1022.0, 1389.0, 2776.0, 3326.0, 5217.0, 5295.0, 5728.0, 6880.0, 6950.0, 7320.0, 7341.0, 8239.0, 8774.0, 9529.0, 10575.0, 10576.0, 10694.0, 11315.0, 22948.0, 23032.0, 55294.0, 55664.0, 57142.0, 66036.0
GO:0007049	BP	e	cell cycle	36/1416	296/29107	4.46843e-07	2	36	0.000426288	1022.0, 1389.0, 1457.0, 2908.0, 3981.0, 5289.0, 5597.0, 5621.0, 5997.0, 6197.0, 6990.0, 8239.0, 8872.0, 9236.0, 9937.0, 10907.0, 23582.0, 23637.0, 23741.0, 25847.0, 28985.0, 51143.0, 51441.0, 53918.0, 54466.0, 55207.0, 57531.0, 57542.0, 64282.0, 84306.0, 84707.0, 90293.0, 93973.0, 126731.0, 205564.0, 474343.0
GO:0006099	BP	e	tricarboxylic acid cycle	10/1416	30/29107	8.84035e-07	3	10	0.000783129	1737.0, 2271.0, 3419.0, 3658.0, 4190.0, 5162.0, 6390.0, 6391.0, 8803.0, 130752.0
GO:0007007	BP	e	inner mitochondrial membrane organization	8/1416	19/29107	1.43656e-06	7	8	0.00118775	4976.0, 10651.0, 10989.0, 27069.0, 79135.0, 137392.0, 345778.0, 440574.0
GO:1904851	BP	e	positive regulation of establishment of protein localization to telomere	6/1416	10/29107	2.32618e-06	8	6	0.00180308	908.0, 6950.0, 10575.0, 10576.0, 10694.0, 22948.0
GO:0015986	BP	e	ATP synthesis coupled proton transport	7/1416	15/29107	2.89623e-06	12	7	0.00211288	498.0, 509.0, 515.0, 523.0, 539.0, 10476.0, 10632.0
GO:0032402	BP	e	melanosome transport	8/1416	21/29107	3.54414e-06	8	8	0.00244191	5861.0, 5874.0, 8195.0, 8766.0, 26258.0, 55212.0, 55686.0, 84100.0
GO:1904871	BP	e	positive regulation of protein localization to Cajal body	6/1416	11/29107	4.90582e-06	7	6	0.00320221	908.0, 6950.0, 10575.0, 10576.0, 10694.0, 22948.0
GO:1990809	BP	e	endoplasmic reticulum tubular network membrane organization	4/1416	4/29107	5.57842e-06	7	4	0.00345918	23204.0, 51062.0, 57142.0, 64225.0
GO:0006886	BP	e	intracellular protein transport	32/1416	280/29107	7.96921e-06	6	32	0.00470639	372.0, 373.0, 400.0, 1122.0, 1176.0, 1213.0, 5861.0, 5870.0, 6447.0, 8774.0, 10016.0, 10228.0, 10484.0, 10490.0, 10569.0, 10961.0, 11311.0, 23637.0, 25782.0, 26958.0, 29887.0, 51277.0, 51699.0, 54536.0, 54843.0, 55737.0, 55973.0, 63908.0, 64149.0, 84100.0, 93627.0, 415117.0
GO:0006122	BP	e	mitochondrial electron transport, ubiquinol to cytochrome c	6/1416	12/29107	9.40597e-06	8	6	0.0053024	7381.0, 7386.0, 7388.0, 10975.0, 27089.0, 54205.0
GO:0006513	BP	e	protein monoubiquitination	9/1416	32/29107	1.50938e-05	10	9	0.00813884	7320.0, 8452.0, 29089.0, 55284.0, 56852.0, 59349.0, 79596.0, 84541.0, 90025.0
GO:0006281	BP	e	DNA repair	28/1416	235/29107	1.98081e-05	7	28	0.0102358	545.0, 1022.0, 2237.0, 2271.0, 2965.0, 4331.0, 4436.0, 5810.0, 5889.0, 5932.0, 5983.0, 7320.0, 7341.0, 9643.0, 10038.0, 10111.0, 11073.0, 11198.0, 11315.0, 26122.0, 29089.0, 51377.0, 55284.0, 56160.0, 56852.0, 84083.0, 84250.0, 259282.0
GO:0016241	BP	e	regulation of macroautophagy	11/1416	50/29107	2.24848e-05	7	11	0.0111543	523.0, 526.0, 528.0, 529.0, 5599.0, 6009.0, 9550.0, 51382.0, 51606.0, 55737.0, 149371.0
GO:0032212	BP	e	positive regulation of telomere maintenance via telomerase	9/1416	34/29107	2.5848e-05	10	9	0.0119573	545.0, 908.0, 5570.0, 6950.0, 7520.0, 10575.0, 10576.0, 10694.0, 22948.0
GO:0061732	BP	e	mitochondrial acetyl-CoA biosynthetic process from pyruvate	4/1416	5/29107	2.68095e-05	14	4	0.0119573	1738.0, 5162.0, 8050.0, 25874.0
GO:0030111	BP	e	regulation of Wnt signaling pathway	6/1416	14/29107	2.80972e-05	6	6	0.0119573	5515.0, 8724.0, 51473.0, 51527.0, 59343.0, 65062.0
GO:0030150	BP	e	protein import into mitochondrial matrix	7/1416	20/29107	2.81426e-05	8	7	0.0119573	9804.0, 9868.0, 10440.0, 54543.0, 80273.0, 134266.0, 100287932.0
GO:0006048	BP	e	UDP-N-acetylglucosamine biosynthetic process	5/1416	9/29107	2.89242e-05	8	5	0.0119573	2673.0, 6675.0, 10007.0, 64841.0, 132789.0
GO:0000209	BP	e	protein polyubiquitination	21/1416	159/29107	3.13774e-05	10	21	0.0125143	4012.0, 6500.0, 7320.0, 7334.0, 7336.0, 8452.0, 9604.0, 9666.0, 9690.0, 10477.0, 23219.0, 23608.0, 29089.0, 54542.0, 55284.0, 57520.0, 57531.0, 57542.0, 64839.0, 90025.0, 285671.0
GO:0006974	BP	e	cellular response to DNA damage stimulus	28/1416	246/29107	3.25517e-05	4	28	0.0125143	545.0, 1386.0, 2188.0, 5810.0, 6880.0, 7320.0, 7520.0, 8445.0, 9070.0, 10111.0, 11073.0, 23300.0, 23468.0, 28985.0, 29089.0, 51322.0, 54107.0, 56852.0, 79624.0, 80124.0, 83943.0, 84083.0, 84250.0, 84259.0, 91801.0, 140733.0, 200933.0, 259282.0
GO:0007339	BP	e	binding of sperm to zona pellucida	9/1416	35/29107	3.32988e-05	5	9	0.0125143	1047.0, 6950.0, 7417.0, 10575.0, 10576.0, 10694.0, 22948.0, 53340.0, 203102.0
GO:0016192	BP	e	vesicle-mediated transport	21/1416	160/29107	3.44875e-05	4	21	0.0125798	373.0, 400.0, 819.0, 1121.0, 1122.0, 1176.0, 3312.0, 5584.0, 5861.0, 6860.0, 8766.0, 10490.0, 10717.0, 11311.0, 23208.0, 25977.0, 51182.0, 54806.0, 54843.0, 84100.0, 116442.0
GO:0042776	BP	e	mitochondrial ATP synthesis coupled proton transport	6/1416	15/29107	4.48978e-05	13	6	0.0154673	498.0, 509.0, 515.0, 539.0, 10476.0, 10632.0
GO:1904874	BP	e	positive regulation of telomerase RNA localization to Cajal body	6/1416	15/29107	4.48978e-05	5	6	0.0154673	908.0, 6950.0, 10575.0, 10576.0, 10694.0, 22948.0
GO:0070979	BP	e	protein K11-linked ubiquitination	8/1416	29/29107	5.27661e-05	11	8	0.0176561	996.0, 7320.0, 10477.0, 25847.0, 29089.0, 51434.0, 55284.0, 64682.0
GO:0001731	BP	e	formation of translation preinitiation complex	5/1416	10/29107	5.55223e-05	8	5	0.0176561	1983.0, 7458.0, 8562.0, 28985.0, 255308.0
GO:0006301	BP	e	postreplication repair	5/1416	10/29107	5.55223e-05	8	5	0.0176561	4436.0, 7320.0, 7334.0, 7336.0, 56852.0
GO:0070536	BP	e	protein K63-linked deubiquitination	8/1416	31/29107	8.89169e-05	10	8	0.0275687	4287.0, 10213.0, 23032.0, 23172.0, 29761.0, 54764.0, 79184.0, 220213.0
GO:0060271	BP	e	cilium assembly	24/1416	206/29107	0.000103724	7	24	0.0313752	8195.0, 8382.0, 8655.0, 10097.0, 10733.0, 11127.0, 25814.0, 26146.0, 29887.0, 51382.0, 51473.0, 54806.0, 55212.0, 56683.0, 65062.0, 65250.0, 79989.0, 84100.0, 95681.0, 123016.0, 137392.0, 140735.0, 200728.0, 255758.0
GO:0070495	BP	e	negative regulation of thrombin-activated receptor signaling pathway	3/1416	3/29107	0.0001149	8	3	0.0339284	3925.0, 4233.0, 6622.0
GO:0032465	BP	e	regulation of cytokinesis	9/1416	42/29107	0.000154687	6	9	0.0446146	805.0, 1069.0, 5289.0, 8678.0, 8766.0, 9055.0, 10733.0, 30849.0, 90293.0
GO:0007186	BP	p	G protein-coupled receptor signaling pathway	10/1416	880/29107	1.32453e-09	5	10	3.28536e-06	805.0, 3776.0, 5997.0, 6750.0, 10874.0, 10886.0, 23596.0, 54329.0, 57486.0, 160897.0
GO:0050911	BP	p	detection of chemical stimulus involved in sensory perception of smell	0/1416	401/29107	2.97988e-09	5	0	4.61957e-06
GO:0035195	BP	p	gene silencing by miRNA	5/1416	557/29107	2.45167e-07	9	5	0.00025338	29883.0, 442904.0, 574444.0, 574454.0, 102723167.0
GO:0005739	CC	e	mitochondrion	203/1416	1307/29107	8.34248e-51	5	203	1.4616e-47	36.0, 39.0, 498.0, 509.0, 515.0, 539.0, 586.0, 664.0, 708.0, 1345.0, 1350.0, 1353.0, 1653.0, 1656.0, 1737.0, 1738.0, 2066.0, 2237.0, 2271.0, 2710.0, 2926.0, 3052.0, 3301.0, 3308.0, 3326.0, 3419.0, 3658.0, 3735.0, 4694.0, 4697.0, 4706.0, 4707.0, 4710.0, 4711.0, 4714.0, 4718.0, 4719.0, 4942.0, 4976.0, 5019.0, 5162.0, 5203.0, 5250.0, 5264.0, 5515.0, 5599.0, 5728.0, 5889.0, 5903.0, 5997.0, 6341.0, 63…
GO:0005829	CC	e	cytosol	485/1416	5293/29107	8.77219e-50	2	485	7.68444e-47	39.0, 52.0, 132.0, 225.0, 372.0, 400.0, 523.0, 526.0, 528.0, 529.0, 586.0, 644.0, 708.0, 817.0, 830.0, 908.0, 996.0, 1022.0, 1033.0, 1036.0, 1063.0, 1069.0, 1121.0, 1122.0, 1130.0, 1213.0, 1457.0, 1653.0, 1656.0, 1894.0, 1965.0, 1974.0, 1977.0, 1983.0, 2066.0, 2135.0, 2271.0, 2322.0, 2547.0, 2673.0, 2710.0, 2745.0, 2804.0, 2908.0, 2941.0, 2961.0, 2992.0, 3094.0, 3157.0, 3188.0, 3251.0, 3301.0, 33…
GO:0005654	CC	e	nucleoplasm	357/1416	3805/29107	1.26538e-36	2	357	7.38982e-34	132.0, 515.0, 523.0, 545.0, 664.0, 817.0, 892.0, 996.0, 1004.0, 1022.0, 1024.0, 1054.0, 1063.0, 1069.0, 1122.0, 1386.0, 1457.0, 1653.0, 1894.0, 2066.0, 2135.0, 2188.0, 2237.0, 2547.0, 2553.0, 2908.0, 2926.0, 2959.0, 2961.0, 2965.0, 3094.0, 3188.0, 3298.0, 3312.0, 3326.0, 3376.0, 3622.0, 3836.0, 3838.0, 3840.0, 3981.0, 4048.0, 4085.0, 4116.0, 4173.0, 4287.0, 4331.0, 4338.0, 4436.0, 4692.0, 4706.0,…
GO:0005634	CC	e	nucleus	444/1416	5386/29107	7.86753e-33	5	444	3.44598e-30	132.0, 373.0, 515.0, 539.0, 545.0, 664.0, 708.0, 805.0, 817.0, 892.0, 901.0, 996.0, 1022.0, 1024.0, 1054.0, 1063.0, 1121.0, 1122.0, 1386.0, 1389.0, 1456.0, 1457.0, 1602.0, 1653.0, 1656.0, 1662.0, 1738.0, 1894.0, 1965.0, 1977.0, 2066.0, 2115.0, 2237.0, 2271.0, 2287.0, 2322.0, 2547.0, 2553.0, 2745.0, 2908.0, 2959.0, 3015.0, 3094.0, 3149.0, 3188.0, 3298.0, 3301.0, 3308.0, 3312.0, 3326.0, 3419.0, 362…
GO:0005743	CC	e	mitochondrial inner membrane	85/1416	404/29107	6.8724e-31	5	85	2.40809e-28	498.0, 509.0, 515.0, 539.0, 1345.0, 1350.0, 3052.0, 3945.0, 4694.0, 4697.0, 4698.0, 4700.0, 4706.0, 4707.0, 4708.0, 4709.0, 4710.0, 4711.0, 4714.0, 4718.0, 4976.0, 5250.0, 6390.0, 6391.0, 6622.0, 7381.0, 7385.0, 7386.0, 7388.0, 8034.0, 9016.0, 9131.0, 9167.0, 9377.0, 9481.0, 9512.0, 10166.0, 10229.0, 10440.0, 10476.0, 10632.0, 10939.0, 10975.0, 10989.0, 11222.0, 25875.0, 27089.0, 28977.0, 29074.0…
GO:0005737	CC	e	cytoplasm	381/1416	4724/29107	1.45137e-25	2	381	4.23799e-23	39.0, 52.0, 92.0, 373.0, 400.0, 664.0, 708.0, 805.0, 817.0, 819.0, 901.0, 908.0, 996.0, 1022.0, 1033.0, 1063.0, 1121.0, 1122.0, 1386.0, 1456.0, 1602.0, 1653.0, 1656.0, 1894.0, 1977.0, 1983.0, 2182.0, 2271.0, 2517.0, 2743.0, 2776.0, 2908.0, 2926.0, 3094.0, 3149.0, 3157.0, 3251.0, 3298.0, 3312.0, 3326.0, 3376.0, 3476.0, 3658.0, 3716.0, 3836.0, 3838.0, 3845.0, 3925.0, 3945.0, 4012.0, 4076.0, 4085.0,…
GO:0016020	CC	e	membrane	196/1416	2121/29107	1.66295e-18	2	196	4.16213e-16	372.0, 481.0, 498.0, 509.0, 515.0, 708.0, 805.0, 817.0, 819.0, 830.0, 1130.0, 1213.0, 1272.0, 1653.0, 1656.0, 1803.0, 1965.0, 2181.0, 2182.0, 2237.0, 2547.0, 2804.0, 2992.0, 3052.0, 3074.0, 3188.0, 3301.0, 3312.0, 3326.0, 3376.0, 3716.0, 3838.0, 3845.0, 3925.0, 3945.0, 4012.0, 4033.0, 4074.0, 4076.0, 4168.0, 4173.0, 4436.0, 4733.0, 4976.0, 5066.0, 5230.0, 5250.0, 5289.0, 5290.0, 5295.0, 5431.0, 5…
GO:0005813	CC	e	centrosome	70/1416	527/29107	2.57009e-14	3	70	5.62849e-12	805.0, 996.0, 1063.0, 1069.0, 4190.0, 4692.0, 5048.0, 5567.0, 5573.0, 5902.0, 6500.0, 6950.0, 8195.0, 8452.0, 8655.0, 8766.0, 8999.0, 9793.0, 10286.0, 10575.0, 10694.0, 10733.0, 10899.0, 11051.0, 11127.0, 22852.0, 22920.0, 22948.0, 23032.0, 23172.0, 23271.0, 23392.0, 23568.0, 23637.0, 26146.0, 26586.0, 29789.0, 29887.0, 29922.0, 51143.0, 51382.0, 51626.0, 51646.0, 54627.0, 54806.0, 54902.0, 55081…
GO:0005759	CC	e	mitochondrial matrix	53/1416	381/29107	6.12922e-12	5	53	1.19315e-09	36.0, 498.0, 509.0, 515.0, 708.0, 1737.0, 1738.0, 2066.0, 2271.0, 2908.0, 3419.0, 3735.0, 4287.0, 4706.0, 4714.0, 4719.0, 4942.0, 5019.0, 5162.0, 6622.0, 6647.0, 6648.0, 8050.0, 8505.0, 8803.0, 10102.0, 10352.0, 11315.0, 22868.0, 23479.0, 23568.0, 23597.0, 29960.0, 51022.0, 51067.0, 51103.0, 51218.0, 51805.0, 54802.0, 54931.0, 55347.0, 55471.0, 57570.0, 79675.0, 80273.0, 81689.0, 81889.0, 84340.0…
GO:0005730	CC	e	nucleolus	111/1416	1186/29107	3.38085e-11	5	111	5.92324e-09	708.0, 1024.0, 1656.0, 2237.0, 2547.0, 3312.0, 4287.0, 5000.0, 5481.0, 5901.0, 5997.0, 6197.0, 6619.0, 6728.0, 6733.0, 7341.0, 7520.0, 7544.0, 7884.0, 8204.0, 8453.0, 9167.0, 9643.0, 9790.0, 9793.0, 9933.0, 10038.0, 10200.0, 10286.0, 10302.0, 10565.0, 10651.0, 10733.0, 10885.0, 10923.0, 10927.0, 10940.0, 10969.0, 11102.0, 11137.0, 22927.0, 23016.0, 23468.0, 25875.0, 26156.0, 26821.0, 27042.0, 271…
GO:0000151	CC	e	ubiquitin ligase complex	23/1416	109/29107	2.19124e-09	4	23	3.49005e-07	6045.0, 7334.0, 8445.0, 9412.0, 9604.0, 10001.0, 23014.0, 25852.0, 25898.0, 26260.0, 26268.0, 26994.0, 51003.0, 51646.0, 54994.0, 55832.0, 79184.0, 80204.0, 84246.0, 84259.0, 90025.0, 130507.0, 197131.0
GO:0005747	CC	e	mitochondrial respiratory chain complex I	15/1416	48/29107	4.50431e-09	6	15	6.57629e-07	4694.0, 4697.0, 4698.0, 4700.0, 4706.0, 4707.0, 4708.0, 4709.0, 4710.0, 4711.0, 4714.0, 4718.0, 4719.0, 51103.0, 55967.0
GO:0048471	CC	e	perinuclear region of cytoplasm	71/1416	713/29107	1.52836e-08	2	71	1.91263e-06	1022.0, 1033.0, 1063.0, 1656.0, 1974.0, 1977.0, 2181.0, 3301.0, 3312.0, 3326.0, 4074.0, 4085.0, 4591.0, 5048.0, 5066.0, 5290.0, 5295.0, 5567.0, 5610.0, 5865.0, 5889.0, 5922.0, 6399.0, 6526.0, 6622.0, 7163.0, 7458.0, 8766.0, 9107.0, 9131.0, 9472.0, 9529.0, 9685.0, 10049.0, 10059.0, 10087.0, 10128.0, 10133.0, 10228.0, 10484.0, 10490.0, 10564.0, 10565.0, 10597.0, 10920.0, 10955.0, 11315.0, 23032.0, …
GO:0000502	CC	e	proteasome complex	15/1416	53/29107	2.04693e-08	5	15	2.39081e-06	5685.0, 5686.0, 5700.0, 5701.0, 5707.0, 5713.0, 5718.0, 5719.0, 5887.0, 9097.0, 9352.0, 9690.0, 10213.0, 23392.0, 197131.0
GO:0005741	CC	e	mitochondrial outer membrane	28/1416	180/29107	5.26948e-08	6	28	5.77008e-06	664.0, 1386.0, 2181.0, 2182.0, 2710.0, 3845.0, 4976.0, 6622.0, 7416.0, 7417.0, 7419.0, 9804.0, 9868.0, 10059.0, 10651.0, 25875.0, 51309.0, 54543.0, 55288.0, 55847.0, 64112.0, 80777.0, 84816.0, 84896.0, 91137.0, 120892.0, 139341.0, 493856.0
GO:0000139	CC	e	Golgi membrane	60/1416	587/29107	9.19646e-08	5	60	9.47776e-06	372.0, 373.0, 390.0, 2650.0, 2804.0, 3838.0, 3845.0, 5584.0, 5861.0, 5862.0, 5870.0, 6009.0, 7357.0, 7903.0, 8674.0, 8706.0, 8707.0, 9653.0, 9867.0, 9896.0, 10059.0, 10090.0, 10133.0, 10228.0, 10402.0, 10484.0, 10559.0, 10564.0, 10565.0, 10678.0, 10955.0, 11311.0, 11320.0, 22908.0, 23033.0, 23461.0, 26035.0, 26958.0, 27032.0, 51062.0, 51360.0, 51765.0, 54503.0, 54602.0, 54734.0, 56180.0, 57120.0,…
GO:0000922	CC	e	spindle pole	22/1416	122/29107	9.78832e-08	2	22	9.5273e-06	805.0, 1063.0, 4033.0, 4085.0, 5515.0, 8452.0, 8766.0, 9055.0, 9793.0, 10733.0, 10928.0, 11073.0, 26586.0, 51143.0, 56271.0, 79184.0, 80254.0, 90417.0, 91272.0, 114791.0, 255758.0, 259282.0
GO:0005794	CC	e	Golgi apparatus	86/1416	988/29107	2.29821e-07	5	86	2.11919e-05	400.0, 545.0, 1176.0, 2181.0, 2776.0, 2804.0, 3790.0, 4925.0, 5527.0, 5538.0, 5621.0, 5861.0, 5862.0, 5865.0, 5870.0, 6622.0, 6950.0, 8452.0, 8624.0, 8674.0, 8766.0, 9538.0, 9581.0, 9648.0, 9685.0, 9832.0, 10059.0, 10087.0, 10133.0, 10228.0, 10447.0, 10490.0, 10559.0, 10564.0, 10565.0, 11137.0, 11311.0, 22871.0, 22908.0, 22920.0, 22927.0, 22930.0, 23032.0, 23259.0, 23271.0, 23461.0, 23531.0, 2584…
GO:0000221	CC	e	vacuolar proton-transporting V-type ATPase, V1 domain	6/1416	8/29107	3.37554e-07	5	6	2.95697e-05	523.0, 526.0, 528.0, 529.0, 9550.0, 51606.0
GO:0070062	CC	e	extracellular exosome	157/1416	2169/29107	4.37931e-07	6	157	3.65359e-05	39.0, 52.0, 481.0, 483.0, 498.0, 523.0, 526.0, 528.0, 529.0, 644.0, 830.0, 908.0, 961.0, 1213.0, 1272.0, 1803.0, 1965.0, 1977.0, 2182.0, 2271.0, 2517.0, 2673.0, 2710.0, 2745.0, 2776.0, 2823.0, 3015.0, 3074.0, 3094.0, 3251.0, 3301.0, 3308.0, 3312.0, 3326.0, 3376.0, 3925.0, 3945.0, 4048.0, 4190.0, 4677.0, 4925.0, 5037.0, 5048.0, 5066.0, 5110.0, 5217.0, 5230.0, 5250.0, 5274.0, 5515.0, 5538.0, 5567.0…
GO:0005753	CC	e	mitochondrial proton-transporting ATP synthase complex	8/1416	17/29107	5.0428e-07	5	8	4.0159e-05	498.0, 509.0, 515.0, 539.0, 9556.0, 10476.0, 10632.0, 84833.0
GO:0005762	CC	e	mitochondrial large ribosomal subunit	13/1416	54/29107	1.38577e-06	6	13	0.000104869	11222.0, 28977.0, 29074.0, 29088.0, 51263.0, 51318.0, 54534.0, 54948.0, 55052.0, 64983.0, 65080.0, 78988.0, 219927.0
GO:0005751	CC	e	mitochondrial respiratory chain complex IV	8/1416	19/29107	1.43656e-06	5	8	0.000104869	1345.0, 1347.0, 1350.0, 4697.0, 7385.0, 7386.0, 9167.0, 9377.0
GO:1904115	CC	e	axon cytoplasm	14/1416	63/29107	1.55027e-06	6	14	0.000108643	1176.0, 3800.0, 4976.0, 5048.0, 5874.0, 6647.0, 8655.0, 11127.0, 26258.0, 51566.0, 55207.0, 55860.0, 79882.0, 282991.0
GO:0005832	CC	e	chaperonin-containing T-complex	6/1416	10/29107	2.32618e-06	3	6	0.000156749	908.0, 6950.0, 10575.0, 10576.0, 10694.0, 22948.0
GO:0005802	CC	e	trans-Golgi network	25/1416	182/29107	2.83768e-06	4	25	0.000184134	400.0, 2650.0, 4074.0, 5066.0, 5870.0, 8674.0, 8678.0, 8766.0, 9522.0, 9581.0, 9648.0, 10133.0, 10228.0, 10564.0, 10565.0, 10717.0, 23033.0, 23208.0, 27032.0, 54103.0, 57614.0, 64149.0, 81555.0, 120892.0, 122553.0
GO:0031463	CC	e	Cul3-RING ubiquitin ligase complex	10/1416	36/29107	5.72554e-06	6	10	0.000358255	8452.0, 10016.0, 11146.0, 55975.0, 57542.0, 57563.0, 59349.0, 84541.0, 89890.0, 90293.0
GO:0042470	CC	e	melanosome	17/1416	100/29107	6.26703e-06	8	17	0.000378615	483.0, 526.0, 1213.0, 3312.0, 3326.0, 5861.0, 5862.0, 5874.0, 5901.0, 7306.0, 7531.0, 7534.0, 8836.0, 10575.0, 10961.0, 54843.0, 55686.0
GO:0005765	CC	e	lysosomal membrane	36/1416	331/29107	7.26197e-06	7	36	0.000424099	373.0, 523.0, 526.0, 528.0, 529.0, 1803.0, 2776.0, 3312.0, 3326.0, 4012.0, 4074.0, 5862.0, 6009.0, 8649.0, 8774.0, 9550.0, 10159.0, 10490.0, 23208.0, 23461.0, 23531.0, 26503.0, 27072.0, 51382.0, 51606.0, 53346.0, 55207.0, 55686.0, 55737.0, 57120.0, 57709.0, 81929.0, 157753.0, 201475.0, 282991.0, 283554.0
GO:0035869	CC	e	ciliary transition zone	9/1416	31/29107	1.1337e-05	2	9	0.000640724	22920.0, 26146.0, 51626.0, 65062.0, 65250.0, 112942.0, 126731.0, 137392.0, 200728.0
GO:0005758	CC	e	mitochondrial intermembrane space	15/1416	84/29107	1.17468e-05	6	15	0.000643138	4719.0, 4976.0, 6622.0, 6647.0, 9131.0, 10989.0, 11315.0, 23568.0, 54205.0, 57486.0, 65260.0, 79145.0, 131474.0, 388753.0, 100287932.0
GO:0005929	CC	e	cilium	26/1416	212/29107	1.46231e-05	4	26	0.000776352	8382.0, 8655.0, 10694.0, 11127.0, 22920.0, 23116.0, 23568.0, 26146.0, 51382.0, 51473.0, 51571.0, 51626.0, 53340.0, 54806.0, 55081.0, 55259.0, 56683.0, 57037.0, 79809.0, 79989.0, 84100.0, 84455.0, 95681.0, 123016.0, 126731.0, 140735.0
GO:0005750	CC	e	mitochondrial respiratory chain complex III	6/1416	13/29107	1.67467e-05	5	6	0.000862945	7381.0, 7385.0, 7386.0, 7388.0, 10975.0, 27089.0
GO:0031305	CC	e	integral component of mitochondrial inner membrane	10/1416	41/29107	2.02228e-05	6	10	0.0010123	1353.0, 5250.0, 6341.0, 10440.0, 25874.0, 27069.0, 55744.0, 79135.0, 91689.0, 100287932.0
GO:0031966	CC	e	mitochondrial membrane	17/1416	111/29107	2.59402e-05	4	17	0.00126242	664.0, 4287.0, 4694.0, 4700.0, 4706.0, 4976.0, 6390.0, 7416.0, 7417.0, 8678.0, 9481.0, 26355.0, 28978.0, 29078.0, 84987.0, 120892.0, 100505876.0
GO:0098826	CC	e	endoplasmic reticulum tubular network membrane	4/1416	5/29107	2.68095e-05	5	4	0.00126947	51062.0, 57142.0, 64225.0, 80856.0
GO:1904813	CC	e	ficolin-1-rich granule lumen	18/1416	124/29107	3.18912e-05	5	18	0.00147035	2547.0, 2992.0, 3312.0, 3326.0, 4048.0, 5686.0, 5701.0, 5713.0, 5718.0, 5719.0, 10097.0, 10213.0, 10694.0, 25797.0, 51646.0, 51719.0, 55832.0, 55860.0
GO:0005930	CC	e	axoneme	17/1416	113/29107	3.28473e-05	2	17	0.0014756	1063.0, 5289.0, 5573.0, 9474.0, 9576.0, 22920.0, 26146.0, 30849.0, 51473.0, 51626.0, 55081.0, 55212.0, 55259.0, 84100.0, 112942.0, 126731.0, 255758.0
GO:0072686	CC	e	mitotic spindle	17/1416	115/29107	4.13377e-05	6	17	0.00181059	996.0, 1213.0, 1894.0, 4085.0, 8317.0, 8452.0, 8655.0, 23116.0, 51473.0, 57520.0, 79718.0, 79884.0, 90417.0, 93627.0, 126731.0, 151393.0, 252969.0
GO:0005643	CC	e	nuclear pore	12/1416	64/29107	5.25123e-05	3	12	0.00224394	3836.0, 5901.0, 5902.0, 5903.0, 7341.0, 10073.0, 10527.0, 10762.0, 56648.0, 59343.0, 84220.0, 729540.0
GO:0043231	CC	e	intracellular membrane-bounded organelle	68/1416	847/29107	6.22314e-05	4	68	0.00259594	523.0, 526.0, 1176.0, 1737.0, 5538.0, 5621.0, 5685.0, 5810.0, 5889.0, 5903.0, 5932.0, 6049.0, 6399.0, 6594.0, 6782.0, 8505.0, 8766.0, 9685.0, 9829.0, 9896.0, 10059.0, 10479.0, 10490.0, 10564.0, 10569.0, 10597.0, 11073.0, 22841.0, 22876.0, 22950.0, 23461.0, 25852.0, 25898.0, 26061.0, 30001.0, 30849.0, 51022.0, 51534.0, 51699.0, 51729.0, 54542.0, 54602.0, 54677.0, 54764.0, 54812.0, 55149.0, 56648.0…
GO:0045254	CC	e	pyruvate dehydrogenase complex	4/1416	6/29107	7.73119e-05	4	4	0.00304708	1737.0, 1738.0, 5162.0, 8050.0
GO:0005868	CC	e	cytoplasmic dynein complex	7/1416	23/29107	7.82642e-05	4	7	0.00304708	6990.0, 8655.0, 51143.0, 51626.0, 140735.0, 200132.0, 255758.0
GO:0031307	CC	e	integral component of mitochondrial outer membrane	7/1416	23/29107	7.82642e-05	6	7	0.00304708	664.0, 9804.0, 51566.0, 54332.0, 55288.0, 65991.0, 139341.0
GO:0022624	CC	e	proteasome accessory complex	6/1416	17/29107	0.000102066	2	6	0.00388739	5700.0, 5701.0, 5707.0, 5718.0, 5719.0, 10213.0
GO:0036064	CC	e	ciliary basal body	19/1416	155/29107	0.000199366	3	19	0.00743167	1063.0, 1069.0, 22920.0, 23116.0, 23271.0, 26146.0, 51626.0, 54806.0, 55081.0, 55212.0, 57489.0, 79960.0, 79989.0, 80127.0, 95681.0, 123016.0, 126731.0, 137392.0, 643037.0
GO:0005783	CC	e	endoplasmic reticulum	77/1416	1036/29107	0.000222843	5	77	0.00813376	664.0, 819.0, 1047.0, 2135.0, 2181.0, 2182.0, 2322.0, 3156.0, 4714.0, 4925.0, 5283.0, 5621.0, 5861.0, 6399.0, 6782.0, 7163.0, 7905.0, 8624.0, 8678.0, 9107.0, 9538.0, 9695.0, 9896.0, 9933.0, 10016.0, 10059.0, 10299.0, 10424.0, 10463.0, 10597.0, 10961.0, 11315.0, 11320.0, 22908.0, 22920.0, 23392.0, 26958.0, 27032.0, 28512.0, 29761.0, 29887.0, 30001.0, 51062.0, 51108.0, 51141.0, 51669.0, 54329.0, 54…
GO:0140275	CC	e	MIB complex	5/1416	13/29107	0.000250787	4	5	0.00878759	10651.0, 10989.0, 79135.0, 345778.0, 440574.0
GO:0001401	CC	e	SAM complex	5/1416	13/29107	0.000250787	5	5	0.00878759	10651.0, 10989.0, 79135.0, 345778.0, 440574.0
GO:0000781	CC	e	chromosome, telomeric region	19/1416	160/29107	0.000300882	3	19	0.0103362	545.0, 2237.0, 2547.0, 3981.0, 4173.0, 4436.0, 5000.0, 5431.0, 7520.0, 8359.0, 8360.0, 8363.0, 10111.0, 23468.0, 54386.0, 56160.0, 80145.0, 84332.0, 121504.0
GO:0016607	CC	e	nuclear speck	37/1416	411/29107	0.000309494	3	37	0.0104276	2908.0, 2961.0, 4116.0, 4338.0, 4707.0, 6627.0, 6733.0, 7341.0, 8204.0, 8446.0, 8926.0, 9063.0, 10286.0, 10569.0, 10915.0, 10929.0, 10933.0, 10946.0, 11325.0, 22927.0, 25898.0, 29883.0, 51138.0, 51322.0, 51362.0, 54033.0, 54942.0, 55105.0, 55269.0, 64326.0, 79068.0, 79719.0, 79882.0, 79960.0, 80145.0, 85403.0, 163486.0
GO:0002199	CC	e	zona pellucida receptor complex	4/1416	8/29107	0.000333437	2	4	0.0108182	6950.0, 10575.0, 10576.0, 10694.0
GO:0005838	CC	e	proteasome regulatory particle	4/1416	8/29107	0.000333437	2	4	0.0108182	5707.0, 5713.0, 5718.0, 5719.0
GO:0005768	CC	e	endosome	29/1416	296/29107	0.000340943	7	29	0.0108606	529.0, 1213.0, 3716.0, 4074.0, 5289.0, 5584.0, 5865.0, 8674.0, 8678.0, 8766.0, 9685.0, 10016.0, 10109.0, 22841.0, 23033.0, 23484.0, 26258.0, 26750.0, 51028.0, 51699.0, 54940.0, 55435.0, 55737.0, 57182.0, 64145.0, 83891.0, 120892.0, 132299.0, 201475.0
GO:0031461	CC	e	cullin-RING ubiquitin ligase complex	5/1416	14/29107	0.000374504	5	5	0.0116586	8452.0, 8453.0, 9616.0, 11146.0, 55832.0
GO:0097542	CC	e	ciliary tip	9/1416	47/29107	0.000379905	2	9	0.0116586	8655.0, 11127.0, 22920.0, 26146.0, 51626.0, 55081.0, 79809.0, 79989.0, 140735.0
GO:0034271	CC	e	phosphatidylinositol 3-kinase complex, class III, type I	3/1416	4/29107	0.000442866	7	3	0.0125145	5289.0, 8678.0, 30849.0
GO:0034272	CC	e	phosphatidylinositol 3-kinase complex, class III, type II	3/1416	4/29107	0.000442866	7	3	0.0125145	5289.0, 8678.0, 30849.0
GO:0016469	CC	e	proton-transporting two-sector ATPase complex	3/1416	4/29107	0.000442866	3	3	0.0125145	523.0, 528.0, 529.0
GO:0035032	CC	e	phosphatidylinositol 3-kinase complex, class III	3/1416	4/29107	0.000442866	6	3	0.0125145	5289.0, 8678.0, 30849.0
GO:0034774	CC	e	secretory granule lumen	15/1416	115/29107	0.000465308	6	15	0.01294	2547.0, 2992.0, 3312.0, 3326.0, 5274.0, 5686.0, 5701.0, 5713.0, 5718.0, 5719.0, 7520.0, 10213.0, 10694.0, 51719.0, 55832.0
GO:0097546	CC	e	ciliary base	8/1416	39/29107	0.000490577	2	8	0.0134011	5567.0, 5573.0, 26146.0, 79989.0, 112942.0, 137392.0, 255758.0, 643037.0
GO:0030532	CC	e	small nuclear ribonucleoprotein complex	5/1416	15/29107	0.000539308	3	5	0.0143162	6627.0, 6634.0, 6638.0, 10565.0, 10569.0
GO:0019005	CC	e	SCF ubiquitin ligase complex	10/1416	60/29107	0.000587508	6	10	0.0153629	6500.0, 8453.0, 26260.0, 26268.0, 27101.0, 55294.0, 64839.0, 196394.0, 200933.0, 254170.0
GO:0031462	CC	e	Cul2-RING ubiquitin ligase complex	6/1416	23/29107	0.000647542	6	6	0.0166837	6921.0, 8453.0, 10116.0, 11146.0, 23588.0, 79699.0
GO:0071782	CC	e	endoplasmic reticulum tubular network	5/1416	16/29107	0.00075314	4	5	0.0191232	7905.0, 22930.0, 51062.0, 57142.0, 80856.0
GO:0032839	CC	e	dendrite cytoplasm	7/1416	33/29107	0.000890461	6	7	0.0219731	3800.0, 6416.0, 6647.0, 7881.0, 79882.0, 120892.0, 127933.0
GO:0030681	CC	e	multimeric ribonuclease P complex	4/1416	10/29107	0.000924731	5	4	0.0221935	10556.0, 10799.0, 10940.0, 11102.0
GO:0005874	CC	e	microtubule	28/1416	298/29107	0.000955912	6	28	0.0224353	908.0, 3800.0, 3925.0, 4976.0, 6950.0, 8655.0, 9576.0, 10059.0, 10128.0, 10575.0, 10576.0, 10694.0, 11127.0, 22911.0, 22948.0, 23116.0, 26052.0, 26586.0, 51143.0, 51473.0, 54839.0, 55605.0, 56271.0, 57821.0, 83544.0, 114791.0, 140735.0, 161436.0
GO:0005876	CC	e	spindle microtubule	8/1416	43/29107	0.00097322	7	8	0.0224353	805.0, 9055.0, 11127.0, 22920.0, 23116.0, 91272.0, 151393.0, 259282.0
GO:0000118	CC	e	histone deacetylase complex	8/1416	43/29107	0.00097322	3	8	0.0224353	3094.0, 5931.0, 8204.0, 8932.0, 23468.0, 55869.0, 79685.0, 79718.0
GO:0005789	CC	e	endoplasmic reticulum membrane	70/1416	974/29107	0.00109239	4	70	0.0248555	372.0, 1047.0, 1592.0, 2135.0, 2181.0, 2182.0, 3156.0, 3776.0, 3838.0, 3845.0, 4033.0, 4287.0, 5283.0, 5862.0, 5870.0, 6009.0, 7991.0, 8678.0, 9538.0, 9867.0, 10016.0, 10059.0, 10087.0, 10159.0, 10299.0, 10479.0, 10484.0, 10490.0, 22908.0, 22930.0, 23204.0, 25782.0, 26958.0, 28978.0, 30001.0, 51062.0, 51141.0, 54495.0, 54511.0, 54965.0, 55102.0, 55973.0, 56180.0, 56648.0, 57142.0, 57488.0, 57515.…
GO:0010494	CC	e	cytoplasmic stress granule	11/1416	77/29107	0.00121197	7	11	0.026878	1653.0, 1656.0, 1965.0, 1977.0, 4076.0, 9908.0, 22927.0, 51441.0, 54542.0, 55132.0, 79752.0
GO:0016580	CC	e	Sin3 complex	4/1416	11/29107	0.00139732	5	4	0.0306013	1457.0, 3622.0, 10933.0, 64426.0
GO:0016604	CC	e	nuclear body	29/1416	321/29107	0.00148863	2	29	0.0321985	1894.0, 2959.0, 4685.0, 4733.0, 6045.0, 6619.0, 6627.0, 6634.0, 7341.0, 10302.0, 10926.0, 11051.0, 11073.0, 23300.0, 23582.0, 23588.0, 29883.0, 51067.0, 51567.0, 54386.0, 56852.0, 57531.0, 64426.0, 65080.0, 79833.0, 79980.0, 85403.0, 91801.0, 399818.0
GO:0030496	CC	e	midbody	18/1416	171/29107	0.00194741	2	18	0.0416081	1063.0, 1894.0, 5289.0, 5901.0, 5911.0, 9055.0, 10899.0, 23172.0, 23568.0, 51646.0, 54627.0, 54902.0, 55207.0, 57132.0, 57149.0, 90293.0, 93627.0, 127933.0
GO:0044615	CC	e	nuclear pore nuclear basket	4/1416	12/29107	0.00201559	3	4	0.0420395	1069.0, 4085.0, 5903.0, 56943.0
GO:0000439	CC	e	transcription factor TFIIH core complex	4/1416	12/29107	0.00201559	4	4	0.0420395	1022.0, 2965.0, 4331.0, 404672.0
GO:0031533	CC	e	mRNA cap methyltransferase complex	2/1416	2/29107	0.00236505	5	2	0.0465569	8731.0, 83640.0
GO:0000274	CC	e	mitochondrial proton-transporting ATP synthase, stator stalk	2/1416	2/29107	0.00236505	4	2	0.0465569	539.0, 10476.0
GO:0032473	CC	e	cytoplasmic side of mitochondrial outer membrane	2/1416	2/29107	0.00236505	4	2	0.0465569	55847.0, 120892.0
GO:0043564	CC	e	Ku70:Ku80 complex	2/1416	2/29107	0.00236505	3	2	0.0465569	2547.0, 7520.0
GO:0031372	CC	e	UBC13-MMS2 complex	2/1416	2/29107	0.00236505	5	2	0.0465569	7334.0, 7336.0
GO:0000776	CC	e	kinetochore	14/1416	122/29107	0.00246849	5	14	0.0480533	1063.0, 4085.0, 5048.0, 6990.0, 8655.0, 9793.0, 23219.0, 51143.0, 55055.0, 64769.0, 79980.0, 81929.0, 90417.0, 387103.0
GO:0005615	CC	p	extracellular space	37/1416	1708/29107	5.16197e-09	2	37	6.95674e-07	708.0, 2157.0, 2650.0, 3312.0, 3598.0, 3735.0, 4190.0, 4925.0, 5230.0, 5274.0, 6622.0, 6647.0, 6750.0, 6863.0, 7534.0, 7857.0, 8339.0, 8836.0, 9723.0, 10447.0, 10924.0, 10940.0, 11010.0, 11096.0, 25814.0, 26281.0, 27123.0, 29074.0, 51384.0, 54414.0, 55471.0, 79135.0, 84570.0, 115908.0, 120892.0, 344901.0, 442904.0
GO:0062023	CC	p	collagen-containing extracellular matrix	5/1416	374/29107	0.000385958	4	5	0.0116586	1404.0, 1690.0, 11096.0, 84570.0, 115908.0
GO:0000785	CC	p	chromatin	26/1416	984/29107	0.000497187	2	26	0.0134011	1054.0, 1063.0, 1386.0, 1389.0, 2115.0, 2908.0, 3298.0, 4674.0, 4675.0, 5901.0, 6733.0, 6935.0, 7320.0, 8204.0, 8932.0, 9975.0, 11315.0, 23462.0, 64940.0, 79596.0, 84246.0, 84944.0, 93986.0, 139324.0, 266812.0, 100129583.0
GO:0031012	CC	p	extracellular matrix	2/1416	245/29107	0.000843342	3	2	0.0211077	1404.0, 11096.0
GO:0009897	CC	p	external side of plasma membrane	4/1416	320/29107	0.000914515	3	4	0.0221935	3598.0, 10159.0, 22871.0, 53340.0
GO:0005887	CC	p	integral component of plasma membrane	44/1416	1413/29107	0.00118444	4	44	0.0266044	92.0, 961.0, 2066.0, 2322.0, 2559.0, 2743.0, 3358.0, 3776.0, 4012.0, 4033.0, 4074.0, 4233.0, 5250.0, 6526.0, 6574.0, 7871.0, 7991.0, 9016.0, 9194.0, 9723.0, 10100.0, 10242.0, 10559.0, 10886.0, 10899.0, 22871.0, 23531.0, 23596.0, 25769.0, 26503.0, 55117.0, 55246.0, 57181.0, 57488.0, 59350.0, 64327.0, 64881.0, 80723.0, 81539.0, 84570.0, 127943.0, 131566.0, 133418.0, 145389.0
GO:0005515	MF	e	protein binding	988/1416	12418/29107	7.49148e-99	2	988	3.30899e-95	39.0, 52.0, 92.0, 225.0, 372.0, 373.0, 390.0, 400.0, 481.0, 483.0, 498.0, 509.0, 515.0, 523.0, 526.0, 528.0, 529.0, 539.0, 545.0, 644.0, 664.0, 708.0, 805.0, 817.0, 819.0, 830.0, 892.0, 908.0, 961.0, 996.0, 1022.0, 1024.0, 1033.0, 1054.0, 1063.0, 1069.0, 1121.0, 1130.0, 1176.0, 1213.0, 1272.0, 1345.0, 1347.0, 1350.0, 1353.0, 1386.0, 1389.0, 1457.0, 1602.0, 1653.0, 1656.0, 1690.0, 1737.0, 1738.0, …
GO:0003723	MF	e	RNA binding	155/1416	1389/29107	2.09098e-22	4	155	4.61793e-19	132.0, 372.0, 498.0, 509.0, 908.0, 1213.0, 1653.0, 1656.0, 1662.0, 1965.0, 1974.0, 1977.0, 1983.0, 2287.0, 2547.0, 2804.0, 2908.0, 2926.0, 2961.0, 3149.0, 3188.0, 3312.0, 3326.0, 3658.0, 3838.0, 4048.0, 4076.0, 4116.0, 5037.0, 5431.0, 5610.0, 5700.0, 5814.0, 5901.0, 5903.0, 5931.0, 6138.0, 6192.0, 6627.0, 6634.0, 6638.0, 6728.0, 6733.0, 6950.0, 7295.0, 7334.0, 7341.0, 7458.0, 7520.0, 7531.0, 7534…
GO:0005524	MF	e	ATP binding	130/1416	1458/29107	2.07283e-11	8	130	3.0519e-08	92.0, 132.0, 225.0, 498.0, 523.0, 526.0, 545.0, 817.0, 908.0, 1022.0, 1024.0, 1456.0, 1457.0, 1653.0, 1656.0, 1662.0, 1974.0, 2066.0, 2181.0, 2182.0, 2322.0, 2547.0, 2710.0, 3301.0, 3308.0, 3312.0, 3326.0, 3376.0, 3716.0, 3735.0, 3800.0, 3981.0, 4173.0, 4233.0, 4436.0, 4677.0, 5000.0, 5037.0, 5230.0, 5289.0, 5290.0, 5395.0, 5567.0, 5584.0, 5597.0, 5599.0, 5610.0, 5631.0, 5634.0, 5700.0, 5701.0, 5…
GO:0051082	MF	e	unfolded protein binding	25/1416	112/29107	1.2424e-10	3	25	1.37192e-07	908.0, 1047.0, 3301.0, 3312.0, 3326.0, 5203.0, 6447.0, 6782.0, 6950.0, 7265.0, 8195.0, 9804.0, 10049.0, 10294.0, 10575.0, 10576.0, 10694.0, 10939.0, 22948.0, 27248.0, 51103.0, 51182.0, 55664.0, 80273.0, 134266.0
GO:0031625	MF	e	ubiquitin protein ligase binding	39/1416	296/29107	1.72006e-08	5	39	1.08536e-05	819.0, 3301.0, 3312.0, 3326.0, 3716.0, 4160.0, 4287.0, 4591.0, 5567.0, 5573.0, 5707.0, 6950.0, 7320.0, 7334.0, 7341.0, 7520.0, 7531.0, 7534.0, 8452.0, 8453.0, 8678.0, 9063.0, 9529.0, 10059.0, 10128.0, 10576.0, 11146.0, 23208.0, 27101.0, 29089.0, 29761.0, 55284.0, 55294.0, 56852.0, 57142.0, 64112.0, 84250.0, 143384.0, 171392.0
GO:0004842	MF	e	ubiquitin-protein transferase activity	33/1416	230/29107	2.70192e-08	4	33	1.49179e-05	373.0, 4591.0, 6045.0, 6049.0, 7320.0, 7334.0, 8452.0, 8453.0, 8916.0, 9666.0, 9867.0, 10299.0, 10477.0, 23014.0, 25898.0, 26190.0, 26260.0, 26268.0, 27246.0, 29089.0, 51132.0, 51592.0, 55008.0, 55284.0, 55521.0, 57531.0, 57542.0, 64326.0, 79596.0, 80204.0, 90293.0, 130507.0, 143279.0
GO:0008017	MF	e	microtubule binding	35/1416	255/29107	3.26015e-08	5	35	1.60001e-05	1063.0, 1069.0, 3800.0, 4033.0, 4733.0, 4976.0, 5048.0, 5621.0, 6622.0, 8766.0, 9055.0, 9793.0, 9832.0, 10059.0, 10128.0, 11127.0, 23116.0, 23172.0, 26052.0, 26146.0, 27072.0, 50810.0, 54462.0, 54627.0, 55219.0, 55259.0, 55605.0, 57821.0, 79884.0, 114791.0, 120892.0, 126731.0, 151393.0, 161436.0, 252969.0
GO:0008137	MF	e	NADH dehydrogenase (ubiquinone) activity	13/1416	42/29107	5.50466e-08	7	13	2.43141e-05	4694.0, 4697.0, 4698.0, 4700.0, 4707.0, 4708.0, 4709.0, 4710.0, 4711.0, 4714.0, 4718.0, 4719.0, 55967.0
GO:0005525	MF	e	GTP binding	44/1416	373/29107	6.77005e-08	8	44	2.71848e-05	373.0, 390.0, 400.0, 1983.0, 2776.0, 3326.0, 3845.0, 4733.0, 4976.0, 5861.0, 5862.0, 5865.0, 5870.0, 5874.0, 5901.0, 5911.0, 6009.0, 6447.0, 6674.0, 8766.0, 9790.0, 10059.0, 11321.0, 26052.0, 28512.0, 29789.0, 51062.0, 51277.0, 54734.0, 55207.0, 55288.0, 55720.0, 58477.0, 58528.0, 64225.0, 84100.0, 84340.0, 85865.0, 116442.0, 120892.0, 139596.0, 166785.0, 201475.0, 255308.0
GO:0044183	MF	e	protein folding chaperone	12/1416	39/29107	1.92877e-07	1	12	7.09948e-05	908.0, 1047.0, 3312.0, 3326.0, 6782.0, 6950.0, 10049.0, 10575.0, 10576.0, 10694.0, 22948.0, 51182.0
GO:0003924	MF	e	GTPase activity	39/1416	327/29107	3.26587e-07	7	39	0.000110964	373.0, 390.0, 400.0, 2776.0, 3845.0, 4733.0, 4976.0, 5861.0, 5862.0, 5865.0, 5870.0, 5874.0, 5901.0, 5911.0, 5921.0, 5997.0, 6009.0, 8766.0, 9790.0, 10059.0, 11321.0, 26052.0, 28512.0, 51062.0, 51277.0, 54734.0, 55207.0, 55288.0, 55720.0, 58528.0, 64225.0, 84100.0, 84340.0, 85865.0, 116442.0, 120892.0, 166785.0, 201475.0, 255308.0
GO:0070628	MF	e	proteasome binding	8/1416	17/29107	5.0428e-07	3	8	0.0001591	5887.0, 8624.0, 9097.0, 10213.0, 23392.0, 26278.0, 51377.0, 79752.0
GO:0051537	MF	e	2 iron, 2 sulfur cluster binding	9/1416	23/29107	6.54116e-07	4	9	0.000192615	4719.0, 6390.0, 7386.0, 23479.0, 51022.0, 51218.0, 55847.0, 81689.0, 493856.0
GO:0042802	MF	e	identical protein binding	115/1416	1495/29107	1.26278e-06	3	115	0.000348607	36.0, 373.0, 586.0, 664.0, 817.0, 892.0, 1054.0, 1386.0, 1457.0, 1737.0, 1803.0, 2941.0, 3074.0, 3156.0, 3251.0, 3298.0, 3326.0, 3358.0, 3735.0, 3945.0, 4085.0, 4233.0, 4685.0, 4733.0, 4942.0, 5019.0, 5048.0, 5066.0, 5471.0, 5610.0, 5621.0, 5631.0, 5634.0, 5728.0, 5932.0, 6622.0, 6647.0, 6648.0, 6675.0, 6990.0, 6999.0, 7360.0, 7531.0, 7534.0, 7884.0, 8339.0, 8452.0, 8655.0, 8678.0, 9648.0, 9852.0…
GO:0000287	MF	e	magnesium ion binding	28/1416	220/29107	3.40231e-06	5	28	0.000884001	2237.0, 3251.0, 3419.0, 4436.0, 4976.0, 5494.0, 5567.0, 5631.0, 5634.0, 5901.0, 5911.0, 6009.0, 6197.0, 6622.0, 6733.0, 8445.0, 8803.0, 10016.0, 10056.0, 26061.0, 51567.0, 51765.0, 54861.0, 55149.0, 60496.0, 85865.0, 120892.0, 246243.0
GO:0003743	MF	e	translation initiation factor activity	12/1416	51/29107	4.55437e-06	6	12	0.00111759	1965.0, 1974.0, 1977.0, 1983.0, 7458.0, 8562.0, 8891.0, 10289.0, 10480.0, 28985.0, 51386.0, 255308.0
GO:0046933	MF	e	proton-transporting ATP synthase activity, rotational mechanism	7/1416	16/29107	4.93191e-06	8	7	0.00114654	498.0, 509.0, 515.0, 523.0, 539.0, 10476.0, 10632.0
GO:0097573	MF	e	glutathione oxidoreductase activity	5/1416	7/29107	5.2339e-06	6	5	0.00115591	2745.0, 10539.0, 51022.0, 51218.0, 114112.0
GO:0046961	MF	e	proton-transporting ATPase activity, rotational mechanism	7/1416	17/29107	8.03126e-06	8	7	0.00165008	523.0, 526.0, 528.0, 529.0, 9550.0, 51382.0, 51606.0
GO:0046872	MF	e	metal ion binding	158/1416	2297/29107	8.21866e-06	4	158	0.00165008	92.0, 132.0, 400.0, 1386.0, 2776.0, 3052.0, 3301.0, 3622.0, 3658.0, 3716.0, 3981.0, 4719.0, 5136.0, 5178.0, 5431.0, 5471.0, 5515.0, 5533.0, 5584.0, 5903.0, 5922.0, 6049.0, 6390.0, 6391.0, 6999.0, 7306.0, 7360.0, 7385.0, 7386.0, 7544.0, 7552.0, 7582.0, 7673.0, 7718.0, 7766.0, 7773.0, 8187.0, 8317.0, 9070.0, 9326.0, 9377.0, 9512.0, 9604.0, 9666.0, 9678.0, 9841.0, 9867.0, 9937.0, 10003.0, 10111.0, 1…
GO:0003735	MF	e	structural constituent of ribosome	22/1416	164/29107	1.60437e-05	2	22	0.00308109	6138.0, 6192.0, 11222.0, 28977.0, 29074.0, 29088.0, 51021.0, 51121.0, 51187.0, 51263.0, 51318.0, 51649.0, 54948.0, 55052.0, 64983.0, 65008.0, 65080.0, 78988.0, 92259.0, 116832.0, 219927.0, 285855.0
GO:0030544	MF	e	Hsp70 protein binding	10/1416	43/29107	3.16497e-05	4	10	0.00582487	3301.0, 5481.0, 6622.0, 10294.0, 22826.0, 26278.0, 55869.0, 79982.0, 151194.0, 202052.0
GO:0061630	MF	e	ubiquitin protein ligase activity	32/1416	302/29107	3.74854e-05	5	32	0.00662291	4591.0, 6045.0, 6049.0, 8452.0, 9412.0, 9604.0, 9616.0, 9666.0, 9690.0, 10001.0, 10299.0, 23608.0, 23609.0, 25831.0, 25898.0, 26994.0, 27246.0, 51003.0, 51132.0, 54542.0, 55148.0, 56852.0, 57520.0, 57531.0, 57820.0, 64326.0, 79589.0, 84246.0, 90025.0, 130507.0, 197131.0, 285671.0
GO:0034604	MF	e	pyruvate dehydrogenase (NAD+) activity	4/1416	6/29107	7.73119e-05	6	4	0.0131341	1737.0, 1738.0, 5162.0, 8050.0
GO:0030234	MF	e	enzyme regulator activity	7/1416	24/29107	0.000105863	2	7	0.0166999	805.0, 5707.0, 6447.0, 25782.0, 51606.0, 66036.0, 79184.0
GO:0004438	MF	e	phosphatidylinositol-3-phosphatase activity	6/1416	18/29107	0.000146805	8	6	0.0223598	5728.0, 9107.0, 9108.0, 9896.0, 22908.0, 66036.0
GO:0042803	MF	e	protein homodimerization activity	55/1416	671/29107	0.000174744	4	55	0.0257281	225.0, 664.0, 817.0, 1063.0, 1803.0, 1894.0, 2066.0, 2941.0, 2992.0, 3157.0, 3326.0, 3735.0, 4085.0, 4436.0, 4591.0, 5631.0, 5634.0, 5713.0, 6860.0, 7163.0, 7295.0, 7306.0, 10016.0, 10059.0, 10961.0, 11051.0, 11315.0, 22841.0, 22876.0, 23074.0, 25898.0, 26035.0, 26258.0, 27101.0, 51067.0, 51765.0, 54033.0, 54994.0, 55149.0, 55975.0, 56267.0, 57650.0, 79017.0, 79876.0, 80273.0, 81602.0, 90417.0, 9…
GO:0019003	MF	e	GDP binding	12/1416	74/29107	0.00022421	8	12	0.030948	373.0, 3845.0, 5862.0, 5865.0, 5874.0, 5901.0, 5911.0, 6009.0, 51143.0, 55207.0, 58528.0, 201475.0
GO:0016887	MF	e	ATP hydrolysis activity	27/1416	264/29107	0.000261838	7	27	0.0350466	225.0, 509.0, 1653.0, 1656.0, 1662.0, 1974.0, 3312.0, 3800.0, 4173.0, 5217.0, 5395.0, 6782.0, 8653.0, 11127.0, 11218.0, 11325.0, 23078.0, 27032.0, 29028.0, 29789.0, 51182.0, 51606.0, 55605.0, 64848.0, 80007.0, 84896.0, 90957.0
GO:0005507	MF	e	copper ion binding	10/1416	55/29107	0.000284041	6	10	0.0369003	1353.0, 2157.0, 5066.0, 5621.0, 6341.0, 6622.0, 6647.0, 9616.0, 11315.0, 388753.0
GO:0004843	MF	e	thiol-dependent deubiquitinase	15/1416	112/29107	0.000349015	7	15	0.0440458	4287.0, 7347.0, 8239.0, 8287.0, 9097.0, 9958.0, 10213.0, 23032.0, 29761.0, 51377.0, 54764.0, 79184.0, 80124.0, 114803.0, 220213.0
GO:0004930	MF	p	G protein-coupled receptor activity	5/1416	684/29107	1.28902e-09	4	5	1.13872e-06	4160.0, 10886.0, 23596.0, 54329.0, 59350.0
GO:0004984	MF	p	olfactory receptor activity	0/1416	399/29107	4.87602e-09	4	0	3.58956e-06
GO:1903231	MF	p	mRNA binding involved in posttranscriptional gene silencing	1/1416	253/29107	9.05948e-05	6	1	0.0148206	574444.0
GO:1990837	MF	p	sequence-specific double-stranded DNA binding	10/1416	555/29107	0.000203622	6	10	0.0290128	1054.0, 1386.0, 2115.0, 2908.0, 3298.0, 9975.0, 23462.0, 146434.0, 162239.0, 203523.0
