## Supplementary material for "Transcriptional and genetic sex differences for schizophrenia across the dorsolateral prefrontal cortex, hippocampus, and caudate nucleus": Data S4: wgcna_module_enrichment.csv

Module_ID	N_Genes	DEG_OR	DEG_P	DEG_FDR	DEG_noMHC_OR	DEG_noMHC_P	DEG_noMHC_FDR
grey	7745	0.7202191767728962	0.0004712034501826496	0.0012958094880022863	0.731408310838217	0.000879484080876233	0.002418581222409641
brown	1855	1.4779615536884705	0.004990208528790842	0.009980417057581684	1.484552215235306	0.004872274950609602	0.009744549901219203
turquoise	2476	1.994732711274274	2.7879198009099094e-09	6.133423562001801e-08	1.9896756891422542	3.7365348019653385e-09	8.220376564323745e-08
midnightblue	239	3.063613973685916	0.00010986390209141244	0.0004028343076685123	3.1117363939281746	9.222274434393572e-05	0.000338150062594431
blue	2069	0.9249169435215947	0.6573651040987483	0.6573651040987483	0.9328099886389112	0.7104826978148895	0.7104826978148895
green	946	0.16062746502785458	1.016298888237307e-06	5.589643885305188e-06	0.16308496138119036	1.464999765463325e-06	8.057498710048287e-06
lightgreen	202	0.19365584664092128	0.06766033752556759	0.09923516170416581	0.19498248686514885	0.06757673695231795	0.09911254753006633
purple	435	1.1146761734997028	0.6412587330208595	0.6573651040987483	1.1248469387755102	0.6387795334811417	0.6798342030087565
royalblue	165	0.0	0.03801983459042371	0.06434125853764013	0.0	0.03597141911250501	0.06087470926731617
yellow	1549	2.0084048110669634	6.872138098512361e-07	5.039567938909065e-06	2.01250948711508	6.708881632096961e-07	4.919846530204438e-06
lightyellow	185	2.7563908379957343	0.0023779811400990313	0.005231558508217869	2.810546218487395	0.0020464770874248383	0.004502249592334645
darkred	141	0.0	0.05329318100436286	0.0837464272925702	0.0	0.05324789633676285	0.08367526567205591
pink	737	0.6414456942651668	0.1480726002567291	0.19162336503812002	0.645379897111199	0.14782270919407736	0.1912999766041001
red	909	0.16748196409325267	2.0456687280476086e-06	9.000942403409477e-06	0.16778460820169636	2.045382269260965e-06	8.999681984748245e-06
cyan	271	3.9324793699254443	8.876735607713561e-08	9.764409168484916e-07	4.005406866720735	6.490769389613003e-08	7.139846328574304e-07
lightcyan	237	0.1646764252696456	0.03362243261199817	0.06164112645532998	0.16711890140781552	0.03341120152902195	0.06087470926731617
salmon	366	0.42924972569886105	0.08980005395923943	0.12347507419395422	0.44501006036217305	0.1187310738125821	0.1632552264923004
tan	372	0.10411758053267488	0.0019646815069098347	0.004802554794668484	0.10430464357702239	0.0019541627980369674	0.004502249592334645
magenta	709	0.7845304436236342	0.4612715099747405	0.5637762899691272	0.7859725123127305	0.4610955383881651	0.563561213585535
greenyellow	434	0.7325605550708381	0.5310722283147757	0.6149257380486877	0.7518753409710857	0.5285917533143882	0.6120536091008706
grey60	209	1.160528579247791	0.6527666714360068	0.6573651040987483	1.1802296819787985	0.6489326483265403	0.6798342030087565
black	788	0.2934275159339098	0.0004338439274198594	0.0012958094880022863	0.29395949499787627	0.0006173460100353588	0.0019402303172539848
