## Supplementary material for "Transcriptional and genetic sex differences for schizophrenia across the dorsolateral prefrontal cortex, hippocampus, and caudate nucleus": Data S4: GO_analysis_module_black.xlsx

### Sheet: Sheet1
GO	NS	enrichment	name	ratio_in_study	ratio_in_pop	p_uncorrected	depth	study_count	p_fdr_bh	study_items
GO:0006357	BP	e	regulation of transcription by RNA polymerase II	79/746	1598/29107	3.04903e-08	10	79	0.000321865	892.0, 905.0, 988.0, 1385.0, 1389.0, 2117.0, 2739.0, 4801.0, 5813.0, 5814.0, 5994.0, 6018.0, 6879.0, 7073.0, 7556.0, 7559.0, 7584.0, 7597.0, 7673.0, 7675.0, 7678.0, 7707.0, 7733.0, 7748.0, 9412.0, 9604.0, 10009.0, 10224.0, 10773.0, 10794.0, 11244.0, 22835.0, 27107.0, 29079.0, 49854.0, 51105.0, 51193.0, 51276.0, 54014.0, 54989.0, 55145.0, 55250.0, 55279.0, 55609.0, 57711.0, 57786.0, 64710.0, 79718…
GO:0006397	BP	e	mRNA processing	19/746	172/29107	1.04176e-07	8	19	0.000430664	2332.0, 4154.0, 6432.0, 8487.0, 9406.0, 10285.0, 10657.0, 11052.0, 22944.0, 23658.0, 25962.0, 27257.0, 27258.0, 54439.0, 58155.0, 83989.0, 90826.0, 246175.0, 285672.0
GO:0016567	BP	e	protein ubiquitination	33/746	479/29107	3.41805e-07	9	33	0.000882242	331.0, 6400.0, 6500.0, 7322.0, 7323.0, 7844.0, 8065.0, 8697.0, 9412.0, 9604.0, 9978.0, 10206.0, 11236.0, 23588.0, 25879.0, 25898.0, 26091.0, 26224.0, 26272.0, 26273.0, 51185.0, 55632.0, 55958.0, 56929.0, 57092.0, 57448.0, 57534.0, 57563.0, 79269.0, 79872.0, 81790.0, 165918.0, 197131.0
GO:0008380	BP	e	RNA splicing	18/746	168/29107	3.55685e-07	8	18	0.000882242	2332.0, 3183.0, 4154.0, 4686.0, 6432.0, 6632.0, 6636.0, 8487.0, 9406.0, 10492.0, 22916.0, 25962.0, 27257.0, 55234.0, 58155.0, 64121.0, 83989.0, 285672.0
GO:0006511	BP	e	ubiquitin-dependent protein catabolic process	22/746	251/29107	6.30527e-07	8	22	0.0013033	1540.0, 4287.0, 5682.0, 5684.0, 5685.0, 5701.0, 7319.0, 7321.0, 7322.0, 8697.0, 9320.0, 9604.0, 9958.0, 9978.0, 10213.0, 25898.0, 56929.0, 57534.0, 57563.0, 81847.0, 85015.0, 165918.0
GO:0043161	BP	e	proteasome-mediated ubiquitin-dependent protein catabolic process	17/746	166/29107	1.41113e-06	9	17	0.0024563	1161.0, 4287.0, 5516.0, 5701.0, 5706.0, 7319.0, 7323.0, 9978.0, 10206.0, 10213.0, 23588.0, 25852.0, 51185.0, 56929.0, 57092.0, 79718.0, 84078.0
GO:0000122	BP	e	negative regulation of transcription by RNA polymerase II	48/746	894/29107	1.58445e-06	11	48	0.0024563	2117.0, 3066.0, 3281.0, 4999.0, 5494.0, 5716.0, 5813.0, 5814.0, 5931.0, 6498.0, 6879.0, 6996.0, 7251.0, 7321.0, 7323.0, 7555.0, 7556.0, 7597.0, 7678.0, 7707.0, 7733.0, 8545.0, 8726.0, 9318.0, 9975.0, 10009.0, 10657.0, 10773.0, 10951.0, 11244.0, 11335.0, 22823.0, 23429.0, 23741.0, 49854.0, 51616.0, 55145.0, 55183.0, 57711.0, 79718.0, 79723.0, 79862.0, 80110.0, 84108.0, 84295.0, 84924.0, 121536.0, …
GO:0071786	BP	e	endoplasmic reticulum tubular network organization	5/746	11/29107	4.43469e-06	6	5	0.006111	10890.0, 22931.0, 55161.0, 57142.0, 80856.0
GO:1904380	BP	e	endoplasmic reticulum mannose trimming	5/746	12/29107	7.44159e-06	10	5	0.00922906	7844.0, 10206.0, 11236.0, 56886.0, 80267.0
GO:0000209	BP	e	protein polyubiquitination	15/746	159/29107	1.57409e-05	10	15	0.0166875	1161.0, 4012.0, 6500.0, 7319.0, 7321.0, 7322.0, 7323.0, 9320.0, 9604.0, 9978.0, 23219.0, 26272.0, 51465.0, 54708.0, 285671.0
GO:0000398	BP	e	mRNA splicing, via spliceosome	16/746	180/29107	1.75228e-05	11	16	0.0167167	988.0, 2483.0, 3183.0, 6432.0, 6632.0, 6636.0, 9716.0, 10492.0, 10929.0, 22916.0, 23658.0, 27258.0, 51340.0, 51503.0, 55234.0, 220988.0
GO:0006974	BP	e	cellular response to DNA damage stimulus	19/746	246/29107	2.20381e-05	4	19	0.0195226	331.0, 836.0, 1161.0, 2332.0, 5423.0, 5884.0, 6117.0, 7520.0, 9320.0, 10635.0, 10951.0, 11335.0, 22944.0, 54969.0, 55183.0, 57599.0, 58493.0, 165918.0, 253461.0
GO:0017148	BP	e	negative regulation of translation	10/746	76/29107	2.39162e-05	8	10	0.0197739	1656.0, 2058.0, 2332.0, 3658.0, 5610.0, 5813.0, 10492.0, 11236.0, 51247.0, 170506.0
GO:0007049	BP	e	cell cycle	21/746	296/29107	2.96715e-05	2	21	0.0229991	905.0, 1022.0, 1389.0, 1540.0, 2079.0, 5289.0, 5500.0, 5898.0, 7251.0, 7803.0, 10393.0, 23741.0, 26060.0, 29945.0, 55145.0, 55183.0, 55781.0, 55958.0, 57092.0, 57448.0, 79723.0
GO:0006281	BP	e	DNA repair	18/746	235/29107	4.01137e-05	7	18	0.0292641	546.0, 988.0, 1022.0, 2967.0, 5423.0, 5884.0, 5984.0, 6117.0, 7319.0, 7323.0, 8930.0, 9320.0, 9978.0, 10635.0, 22944.0, 55183.0, 58493.0, 85015.0
GO:0015031	BP	e	protein transport	23/746	357/29107	5.69335e-05	5	23	0.0371626	5867.0, 7251.0, 9554.0, 9818.0, 10466.0, 10550.0, 10565.0, 10640.0, 11345.0, 23317.0, 25978.0, 29097.0, 51026.0, 51501.0, 51510.0, 55327.0, 55706.0, 55745.0, 55763.0, 57120.0, 57511.0, 79719.0, 90355.0
GO:0007186	BP	p	G protein-coupled receptor signaling pathway	2/746	880/29107	5.19053e-08	5	2	0.000321865	3717.0, 160897.0
GO:0035195	BP	p	gene silencing by miRNA	1/746	557/29107	1.61466e-05	9	1	0.0166875	406962.0
GO:0050911	BP	p	detection of chemical stimulus involved in sensory perception of smell	0/746	401/29107	4.51268e-05	5	0	0.0310924
GO:0005654	CC	e	nucleoplasm	252/746	3805/29107	3.10965e-49	2	252	5.44811e-46	132.0, 331.0, 546.0, 836.0, 892.0, 905.0, 988.0, 1022.0, 1161.0, 1385.0, 1434.0, 1479.0, 1525.0, 1633.0, 2117.0, 2135.0, 2332.0, 2491.0, 2553.0, 2739.0, 2957.0, 2967.0, 2969.0, 3066.0, 3183.0, 3184.0, 3188.0, 3281.0, 3717.0, 3837.0, 3841.0, 4154.0, 4287.0, 4686.0, 4801.0, 4927.0, 4942.0, 4999.0, 5423.0, 5440.0, 5494.0, 5500.0, 5520.0, 5537.0, 5565.0, 5682.0, 5684.0, 5685.0, 5701.0, 5706.0, 5711.0…
GO:0005634	CC	e	nucleus	306/746	5386/29107	1.70353e-47	5	306	1.4923e-44	132.0, 331.0, 539.0, 546.0, 665.0, 836.0, 892.0, 905.0, 988.0, 1022.0, 1161.0, 1385.0, 1389.0, 1434.0, 1479.0, 1656.0, 2079.0, 2117.0, 2218.0, 2332.0, 2553.0, 2967.0, 2969.0, 3015.0, 3066.0, 3183.0, 3184.0, 3188.0, 3281.0, 3717.0, 3837.0, 3841.0, 4154.0, 4287.0, 4673.0, 4686.0, 4801.0, 4999.0, 5134.0, 5423.0, 5440.0, 5494.0, 5500.0, 5516.0, 5565.0, 5610.0, 5682.0, 5684.0, 5685.0, 5701.0, 5706.0, …
GO:0005829	CC	e	cytosol	267/746	5293/29107	6.3817e-31	2	267	3.72691e-28	132.0, 331.0, 400.0, 665.0, 836.0, 905.0, 908.0, 1022.0, 1434.0, 1540.0, 1633.0, 1656.0, 1964.0, 1983.0, 2058.0, 2098.0, 2135.0, 2332.0, 2491.0, 2730.0, 2739.0, 2957.0, 3183.0, 3184.0, 3188.0, 3267.0, 3281.0, 3422.0, 3434.0, 3612.0, 3658.0, 3717.0, 3837.0, 3841.0, 4012.0, 4154.0, 4287.0, 4686.0, 4898.0, 4927.0, 5049.0, 5289.0, 5290.0, 5440.0, 5464.0, 5494.0, 5500.0, 5516.0, 5520.0, 5537.0, 5565.0…
GO:0005737	CC	e	cytoplasm	205/746	4724/29107	3.38982e-15	2	205	1.48474e-12	331.0, 400.0, 836.0, 908.0, 988.0, 1022.0, 1434.0, 1525.0, 1633.0, 1656.0, 1964.0, 1983.0, 2058.0, 2332.0, 2739.0, 2969.0, 3066.0, 3422.0, 3434.0, 3612.0, 3658.0, 3717.0, 3837.0, 4012.0, 4154.0, 4287.0, 4673.0, 4942.0, 5049.0, 5134.0, 5289.0, 5290.0, 5423.0, 5464.0, 5500.0, 5565.0, 5610.0, 5636.0, 5684.0, 5701.0, 5716.0, 5805.0, 5868.0, 5903.0, 5917.0, 6059.0, 6418.0, 6432.0, 6500.0, 6643.0, 6683…
GO:0005730	CC	e	nucleolus	74/746	1186/29107	2.62001e-12	5	74	9.18053e-10	1656.0, 2332.0, 2483.0, 3717.0, 4287.0, 5049.0, 5500.0, 5884.0, 5980.0, 6160.0, 6728.0, 6884.0, 6902.0, 7013.0, 7155.0, 7251.0, 7520.0, 8161.0, 8487.0, 8540.0, 9521.0, 10009.0, 10438.0, 10565.0, 11056.0, 11103.0, 22822.0, 25871.0, 25879.0, 26354.0, 26775.0, 27000.0, 27107.0, 30836.0, 51010.0, 51096.0, 51187.0, 51290.0, 51562.0, 51602.0, 54014.0, 55003.0, 55105.0, 55319.0, 55632.0, 57050.0, 64710.…
GO:0016020	CC	e	membrane	99/746	2121/29107	7.47611e-09	2	99	1.87116e-06	988.0, 1182.0, 1362.0, 1434.0, 1656.0, 2058.0, 2181.0, 2332.0, 2969.0, 3183.0, 3188.0, 3837.0, 4012.0, 4673.0, 4999.0, 5289.0, 5290.0, 5494.0, 5610.0, 5701.0, 5706.0, 5903.0, 5917.0, 6059.0, 6160.0, 6309.0, 6643.0, 7037.0, 7095.0, 7417.0, 7520.0, 8161.0, 8539.0, 8540.0, 8665.0, 8813.0, 9631.0, 9689.0, 9716.0, 10128.0, 10424.0, 10466.0, 10492.0, 10527.0, 10550.0, 10657.0, 10971.0, 11052.0, 11056.0…
GO:0005739	CC	e	mitochondrion	69/746	1307/29107	1.57466e-08	5	69	3.4485e-06	522.0, 539.0, 549.0, 665.0, 1353.0, 1633.0, 1656.0, 3658.0, 4686.0, 4724.0, 4898.0, 4942.0, 5537.0, 5805.0, 5898.0, 5903.0, 6059.0, 6742.0, 7417.0, 7978.0, 8540.0, 9801.0, 9958.0, 10128.0, 10440.0, 10773.0, 23788.0, 25934.0, 26520.0, 27249.0, 29093.0, 50640.0, 51095.0, 51108.0, 51499.0, 51503.0, 54148.0, 54205.0, 54534.0, 54708.0, 54931.0, 55186.0, 55326.0, 55486.0, 55863.0, 56942.0, 56945.0, 569…
GO:0005789	CC	e	endoplasmic reticulum membrane	54/746	974/29107	1.3615e-07	4	54	2.38535e-05	2135.0, 2181.0, 4287.0, 5283.0, 6309.0, 6400.0, 6683.0, 7844.0, 8813.0, 9218.0, 9488.0, 9554.0, 10206.0, 10550.0, 10890.0, 11236.0, 11345.0, 22908.0, 22931.0, 29097.0, 50640.0, 51109.0, 51167.0, 51290.0, 51465.0, 51714.0, 54708.0, 54965.0, 55161.0, 55326.0, 55973.0, 57142.0, 57665.0, 60559.0, 79876.0, 80856.0, 81537.0, 81790.0, 83787.0, 83930.0, 84650.0, 90701.0, 114882.0, 116150.0, 142891.0, 201…
GO:0005783	CC	e	endoplasmic reticulum	56/746	1036/29107	1.88683e-07	5	56	3.0052e-05	665.0, 2135.0, 2181.0, 2218.0, 5283.0, 5861.0, 6400.0, 6418.0, 6683.0, 6731.0, 7095.0, 7247.0, 7555.0, 7803.0, 7844.0, 8813.0, 9218.0, 10424.0, 10492.0, 11236.0, 11320.0, 22908.0, 23585.0, 27032.0, 29097.0, 51026.0, 51060.0, 51108.0, 51167.0, 51251.0, 51290.0, 51371.0, 51569.0, 51714.0, 54431.0, 54708.0, 55161.0, 55754.0, 56886.0, 57142.0, 57665.0, 60559.0, 64225.0, 64848.0, 80856.0, 83787.0, 839…
GO:0000151	CC	e	ubiquitin ligase complex	14/746	109/29107	7.92501e-07	4	14	0.000105375	7321.0, 7322.0, 9412.0, 9604.0, 23142.0, 25852.0, 25898.0, 26224.0, 26272.0, 54165.0, 56929.0, 79872.0, 165918.0, 197131.0
GO:0000781	CC	e	chromosome, telomeric region	17/746	160/29107	8.42038e-07	3	17	0.000105375	546.0, 4999.0, 5500.0, 5813.0, 5884.0, 6117.0, 6741.0, 7013.0, 7520.0, 10635.0, 10728.0, 10951.0, 11335.0, 23595.0, 55183.0, 55791.0, 170506.0
GO:0015030	CC	e	Cajal body	11/746	71/29107	1.84201e-06	3	11	0.000215147	2332.0, 2483.0, 8161.0, 10208.0, 10285.0, 51602.0, 90806.0, 677770.0, 677820.0, 100124536.0, 102157402.0
GO:0005743	CC	e	mitochondrial inner membrane	28/746	404/29107	2.3372e-06	5	28	0.000255923	514.0, 522.0, 539.0, 4708.0, 4717.0, 4724.0, 9801.0, 10440.0, 23788.0, 26520.0, 29093.0, 51023.0, 54148.0, 54205.0, 54534.0, 55186.0, 55486.0, 55863.0, 56945.0, 60488.0, 64983.0, 79568.0, 80219.0, 84233.0, 92259.0, 118487.0, 131118.0, 157378.0
GO:0016607	CC	e	nuclear speck	28/746	411/29107	3.24878e-06	3	28	0.000334816	665.0, 988.0, 5994.0, 6432.0, 8539.0, 8930.0, 9320.0, 9774.0, 10285.0, 10929.0, 10933.0, 11052.0, 25898.0, 25962.0, 51340.0, 51371.0, 51501.0, 51503.0, 51631.0, 54439.0, 55086.0, 55105.0, 55234.0, 79719.0, 79872.0, 84248.0, 170506.0, 102157402.0
GO:0032040	CC	e	small-subunit processome	8/746	39/29107	5.4614e-06	4	8	0.000531576	7520.0, 11103.0, 25879.0, 51096.0, 51602.0, 57050.0, 84294.0, 134430.0
GO:0000502	CC	e	proteasome complex	9/746	53/29107	7.34809e-06	5	9	0.000677571	5682.0, 5684.0, 5685.0, 5701.0, 5706.0, 5711.0, 5716.0, 10213.0, 197131.0
GO:0000792	CC	e	heterochromatin	8/746	42/29107	9.79063e-06	3	8	0.000816818	546.0, 1656.0, 3015.0, 4999.0, 7155.0, 10951.0, 11335.0, 56916.0
GO:0071013	CC	e	catalytic step 2 spliceosome	11/746	85/29107	1.10937e-05	4	11	0.000883465	988.0, 2483.0, 3183.0, 6632.0, 6636.0, 9716.0, 10492.0, 27258.0, 51340.0, 51503.0, 220988.0
GO:0042645	CC	e	mitochondrial nucleoid	8/746	44/29107	1.40523e-05	5	8	0.00107042	6742.0, 7417.0, 7978.0, 10128.0, 51106.0, 54931.0, 79736.0, 80298.0
GO:0005635	CC	e	nuclear envelope	16/746	182/29107	2.01026e-05	4	16	0.00146749	665.0, 1434.0, 3837.0, 5903.0, 9631.0, 9818.0, 10424.0, 10527.0, 11335.0, 55161.0, 55326.0, 55706.0, 55746.0, 57142.0, 255919.0, 285671.0
GO:0012505	CC	e	endomembrane system	13/746	129/29107	2.85616e-05	2	13	0.0020016	5861.0, 5868.0, 8417.0, 10424.0, 11236.0, 22931.0, 23673.0, 51552.0, 51715.0, 54928.0, 55326.0, 81631.0, 285282.0
GO:0044322	CC	e	endoplasmic reticulum quality control compartment	6/746	25/29107	3.24364e-05	2	6	0.00218572	7844.0, 10206.0, 11236.0, 27248.0, 56886.0, 80267.0
GO:0071782	CC	e	endoplasmic reticulum tubular network	5/746	16/29107	3.76841e-05	4	5	0.00244528	3837.0, 10890.0, 22931.0, 57142.0, 80856.0
GO:1990904	CC	e	ribonucleoprotein complex	14/746	153/29107	4.20735e-05	2	14	0.0026326	2058.0, 2332.0, 3184.0, 3188.0, 4686.0, 6741.0, 7073.0, 7155.0, 7520.0, 10128.0, 10492.0, 11052.0, 79736.0, 220988.0
GO:0035098	CC	e	ESC/E(Z) complex	4/746	9/29107	4.86693e-05	6	4	0.0029403	3066.0, 5931.0, 8726.0, 121536.0
GO:0090734	CC	e	site of DNA damage	6/746	27/29107	5.1898e-05	2	6	0.00303084	6117.0, 7520.0, 8065.0, 10951.0, 11335.0, 54969.0
GO:0030670	CC	e	phagocytic vesicle membrane	9/746	72/29107	9.15512e-05	7	9	0.00517412	5289.0, 5868.0, 9140.0, 9554.0, 10890.0, 30849.0, 51715.0, 55529.0, 200576.0
GO:0071007	CC	e	U2-type catalytic step 2 spliceosome	6/746	30/29107	9.75092e-05	5	6	0.00525932	988.0, 6632.0, 6636.0, 9716.0, 51340.0, 51503.0
GO:0031901	CC	e	early endosome membrane	14/746	167/29107	0.000108888	7	14	0.00561094	1182.0, 5867.0, 5868.0, 6643.0, 7251.0, 8417.0, 23317.0, 23673.0, 26060.0, 29126.0, 51552.0, 64089.0, 93380.0, 200576.0
GO:0031464	CC	e	Cul4A-RING E3 ubiquitin ligase complex	4/746	11/29107	0.000122344	7	4	0.0061242	1161.0, 9978.0, 11146.0, 51185.0
GO:0005669	CC	e	transcription factor TFIID complex	6/746	32/29107	0.000142469	4	6	0.00693349	2957.0, 2967.0, 6873.0, 6879.0, 6884.0, 51616.0
GO:0098826	CC	e	endoplasmic reticulum tubular network membrane	3/746	5/29107	0.000161339	5	3	0.00743858	57142.0, 64225.0, 80856.0
GO:1990726	CC	e	Lsm1-7-Pat1 complex	3/746	5/29107	0.000161339	3	3	0.00743858	23658.0, 27257.0, 27258.0
GO:0000139	CC	e	Golgi membrane	31/746	587/29107	0.000168176	5	31	0.007555	1182.0, 5861.0, 8548.0, 9166.0, 9554.0, 10466.0, 10565.0, 10890.0, 11235.0, 11320.0, 11345.0, 22862.0, 22908.0, 23390.0, 23673.0, 27032.0, 51026.0, 51360.0, 51552.0, 56900.0, 57120.0, 57511.0, 65977.0, 84910.0, 90410.0, 93380.0, 152559.0, 153339.0, 200576.0, 258010.0, 340481.0
GO:0005643	CC	e	nuclear pore	8/746	64/29107	0.000223752	3	8	0.00980032	3267.0, 3837.0, 4927.0, 5903.0, 9818.0, 10527.0, 55706.0, 55746.0
GO:0005770	CC	e	late endosome	12/746	138/29107	0.000236052	8	12	0.0100869	1182.0, 3454.0, 5289.0, 7251.0, 8417.0, 25978.0, 30849.0, 51552.0, 51699.0, 55745.0, 57599.0, 64089.0
GO:0016604	CC	e	nuclear body	20/746	321/29107	0.000263425	2	20	0.0109886	546.0, 2491.0, 6789.0, 7013.0, 8161.0, 8487.0, 23588.0, 23595.0, 25896.0, 25962.0, 26224.0, 26354.0, 51501.0, 54928.0, 55183.0, 57092.0, 64895.0, 80155.0, 388566.0, 399818.0
GO:0031965	CC	e	nuclear membrane	16/746	233/29107	0.000366737	4	16	0.0149424	3837.0, 5903.0, 6683.0, 9218.0, 9631.0, 9818.0, 23588.0, 27000.0, 51096.0, 55183.0, 55706.0, 55746.0, 80013.0, 114882.0, 163087.0, 255919.0
GO:0046540	CC	e	U4/U6 x U5 tri-snRNP complex	6/746	39/29107	0.000440537	6	6	0.0175414	6632.0, 6636.0, 23658.0, 26828.0, 26832.0, 27258.0
GO:0030496	CC	e	midbody	13/746	171/29107	0.000490715	2	13	0.0191052	1540.0, 2079.0, 5289.0, 6683.0, 9113.0, 10190.0, 10640.0, 26354.0, 29127.0, 55958.0, 57149.0, 57448.0, 93627.0
GO:0000775	CC	e	chromosome, centromeric region	7/746	58/29107	0.000682479	3	7	0.0259246	2332.0, 5516.0, 10951.0, 11335.0, 79075.0, 79723.0, 91687.0
GO:0005768	CC	e	endosome	18/746	296/29107	0.000695465	7	18	0.0259246	5289.0, 5867.0, 5868.0, 6643.0, 6683.0, 7037.0, 7251.0, 8417.0, 9559.0, 10092.0, 10890.0, 25978.0, 26060.0, 26258.0, 51699.0, 54664.0, 57448.0, 83930.0
GO:0022624	CC	e	proteasome accessory complex	4/746	17/29107	0.00078053	2	4	0.0284318	5701.0, 5706.0, 5711.0, 10213.0
GO:0010494	CC	e	cytoplasmic stress granule	8/746	77/29107	0.000795183	7	8	0.0284318	1656.0, 2332.0, 3837.0, 4154.0, 7073.0, 79752.0, 170506.0, 253943.0
GO:0010008	CC	e	endosome membrane	15/746	227/29107	0.000821301	6	15	0.0287321	1182.0, 5868.0, 6643.0, 6885.0, 7037.0, 7251.0, 7323.0, 9559.0, 23317.0, 26060.0, 51510.0, 51699.0, 51715.0, 55681.0, 200576.0
GO:0072669	CC	e	tRNA-splicing ligase complex	3/746	8/29107	0.00085278	3	3	0.0287321	51637.0, 283742.0, 339487.0
GO:0019773	CC	e	proteasome core complex, alpha-subunit complex	3/746	8/29107	0.00085278	2	3	0.0287321	5682.0, 5684.0, 5685.0
GO:0000776	CC	e	kinetochore	10/746	122/29107	0.00120708	5	10	0.0399018	2491.0, 9184.0, 10671.0, 23122.0, 23219.0, 51164.0, 55746.0, 84295.0, 134492.0, 253635.0
GO:0005615	CC	p	extracellular space	9/746	1708/29107	1.26248e-10	2	9	3.68644e-08	522.0, 1362.0, 2218.0, 7037.0, 8836.0, 10208.0, 26354.0, 54841.0, 406962.0
GO:0005887	CC	p	integral component of plasma membrane	9/746	1413/29107	5.80663e-08	4	9	1.13036e-05	1182.0, 1525.0, 3454.0, 4012.0, 7037.0, 7871.0, 50856.0, 142891.0, 374986.0
GO:0005576	CC	p	extracellular region	18/746	1854/29107	6.41576e-07	2	18	9.36701e-05	1525.0, 2135.0, 3183.0, 3837.0, 4012.0, 5049.0, 5701.0, 7037.0, 7114.0, 7520.0, 8836.0, 10092.0, 10213.0, 25852.0, 55860.0, 90693.0, 205327.0, 492311.0
GO:0005886	CC	p	plasma membrane	74/746	4502/29107	9.61314e-06	3	74	0.000816818	132.0, 539.0, 905.0, 1022.0, 1182.0, 1362.0, 1525.0, 1983.0, 2058.0, 2181.0, 2739.0, 3454.0, 3682.0, 3717.0, 4012.0, 4287.0, 5049.0, 5290.0, 5412.0, 5494.0, 5500.0, 5867.0, 5868.0, 5898.0, 6885.0, 6996.0, 7037.0, 7251.0, 7323.0, 7520.0, 8417.0, 8883.0, 9218.0, 9735.0, 9958.0, 10009.0, 10550.0, 10890.0, 11080.0, 11235.0, 22931.0, 23122.0, 23317.0, 24138.0, 25978.0, 26060.0, 27032.0, 29126.0, 29966…
GO:0062023	CC	p	collagen-containing extracellular matrix	0/746	374/29107	9.90626e-05	4	0	0.00525932
GO:0005515	MF	e	protein binding	540/746	12418/29107	3.95636e-62	2	540	1.74752e-58	331.0, 400.0, 514.0, 522.0, 539.0, 546.0, 665.0, 836.0, 892.0, 905.0, 908.0, 988.0, 1022.0, 1161.0, 1182.0, 1353.0, 1385.0, 1389.0, 1434.0, 1479.0, 1525.0, 1540.0, 1656.0, 1964.0, 1983.0, 2058.0, 2079.0, 2098.0, 2135.0, 2181.0, 2218.0, 2332.0, 2483.0, 2491.0, 2553.0, 2730.0, 2739.0, 2957.0, 2967.0, 2969.0, 3015.0, 3066.0, 3183.0, 3184.0, 3188.0, 3267.0, 3281.0, 3434.0, 3454.0, 3612.0, 3658.0, 371…
GO:0003723	MF	e	RNA binding	122/746	1389/29107	2.14632e-33	4	122	4.74015e-30	132.0, 908.0, 988.0, 1479.0, 1656.0, 1964.0, 1983.0, 2079.0, 2332.0, 2483.0, 3066.0, 3183.0, 3184.0, 3188.0, 3267.0, 3434.0, 3658.0, 3837.0, 4154.0, 4673.0, 4686.0, 5610.0, 5682.0, 5813.0, 5814.0, 5903.0, 5931.0, 6160.0, 6227.0, 6432.0, 6613.0, 6632.0, 6636.0, 6726.0, 6728.0, 6731.0, 6741.0, 6742.0, 6902.0, 7037.0, 7073.0, 7114.0, 7247.0, 7257.0, 7520.0, 7555.0, 7978.0, 8539.0, 9406.0, 9689.0, 97…
GO:0046872	MF	e	metal ion binding	131/746	2297/29107	3.47787e-18	4	131	5.12058e-15	132.0, 331.0, 400.0, 546.0, 2967.0, 3267.0, 3422.0, 3658.0, 3682.0, 3717.0, 4154.0, 4898.0, 5134.0, 5423.0, 5500.0, 5516.0, 5537.0, 5612.0, 5805.0, 5903.0, 5980.0, 6018.0, 6117.0, 6120.0, 7155.0, 7257.0, 7556.0, 7559.0, 7584.0, 7597.0, 7673.0, 7675.0, 7678.0, 7707.0, 7733.0, 7844.0, 8887.0, 9406.0, 9604.0, 10009.0, 10213.0, 10224.0, 10380.0, 10746.0, 10773.0, 10794.0, 10987.0, 11179.0, 11244.0, 1…
GO:0004842	MF	e	ubiquitin-protein transferase activity	26/746	230/29107	2.92122e-10	4	26	3.22576e-07	331.0, 1161.0, 6400.0, 7319.0, 7321.0, 7322.0, 7323.0, 7844.0, 8065.0, 8697.0, 9978.0, 10206.0, 11236.0, 25898.0, 26091.0, 26224.0, 26272.0, 26273.0, 29945.0, 55632.0, 55958.0, 57448.0, 57534.0, 79872.0, 81847.0, 165918.0
GO:0003677	MF	e	DNA binding	52/746	921/29107	1.20262e-07	4	52	8.85329e-05	546.0, 988.0, 1389.0, 2957.0, 2969.0, 3015.0, 3267.0, 4801.0, 5134.0, 5440.0, 5612.0, 5980.0, 5984.0, 6018.0, 6418.0, 6884.0, 6996.0, 7013.0, 7073.0, 7155.0, 7247.0, 7251.0, 7257.0, 7520.0, 7584.0, 7678.0, 8690.0, 8930.0, 9204.0, 9774.0, 10260.0, 10438.0, 10635.0, 10657.0, 10773.0, 11244.0, 22823.0, 22944.0, 23429.0, 29068.0, 51106.0, 55279.0, 56916.0, 57599.0, 65056.0, 79075.0, 80298.0, 84295.0,…
GO:0003697	MF	e	single-stranded DNA binding	14/746	107/29107	6.3018e-07	5	14	0.000397644	5813.0, 5814.0, 6117.0, 6119.0, 6742.0, 7247.0, 7257.0, 7555.0, 10128.0, 10635.0, 55086.0, 57599.0, 64710.0, 170506.0
GO:0003729	MF	e	mRNA binding	19/746	210/29107	2.26395e-06	5	19	0.00124998	1479.0, 1656.0, 2332.0, 4686.0, 5814.0, 6741.0, 7555.0, 9716.0, 10492.0, 10657.0, 11052.0, 22916.0, 27257.0, 51247.0, 51631.0, 58155.0, 84248.0, 220988.0, 253943.0
GO:0004843	MF	e	thiol-dependent deubiquitinase	13/746	112/29107	6.1338e-06	7	13	0.0027093	1540.0, 4287.0, 8665.0, 9958.0, 10213.0, 10987.0, 51633.0, 54726.0, 54764.0, 80013.0, 85015.0, 114803.0, 221302.0
GO:0005524	MF	e	ATP binding	63/746	1458/29107	5.61269e-05	8	63	0.0225375	132.0, 546.0, 908.0, 1022.0, 1182.0, 1633.0, 1656.0, 2058.0, 2181.0, 3717.0, 5289.0, 5290.0, 5610.0, 5701.0, 5706.0, 5884.0, 5917.0, 5984.0, 6059.0, 6683.0, 6789.0, 6885.0, 6996.0, 7155.0, 7319.0, 7321.0, 7322.0, 7323.0, 7520.0, 8732.0, 8833.0, 9113.0, 9716.0, 10054.0, 10575.0, 10746.0, 11056.0, 23262.0, 27010.0, 27032.0, 29110.0, 30849.0, 50640.0, 51086.0, 51095.0, 51465.0, 55500.0, 55681.0, 557…
GO:0061630	MF	e	ubiquitin protein ligase activity	20/746	302/29107	0.00011739	5	20	0.0398856	331.0, 7321.0, 7322.0, 7323.0, 7844.0, 9320.0, 9412.0, 9604.0, 9978.0, 10206.0, 11236.0, 25831.0, 25898.0, 26272.0, 54708.0, 79872.0, 81790.0, 81847.0, 197131.0, 285671.0
GO:0000981	MF	e	DNA-binding transcription factor activity, RNA polymerase II-specific	54/746	1242/29107	0.000155126	3	54	0.0467151	988.0, 1385.0, 1389.0, 2117.0, 2969.0, 4801.0, 5813.0, 5814.0, 6018.0, 6498.0, 7556.0, 7559.0, 7584.0, 7673.0, 7675.0, 7678.0, 7733.0, 7748.0, 9975.0, 10009.0, 10224.0, 10794.0, 11244.0, 22835.0, 27107.0, 49854.0, 51276.0, 55145.0, 55279.0, 55609.0, 57711.0, 57786.0, 79862.0, 80110.0, 84775.0, 84924.0, 90317.0, 90592.0, 91392.0, 126231.0, 147694.0, 147923.0, 148254.0, 148266.0, 148268.0, 168374.0…
GO:0000339	MF	e	RNA cap binding	4/746	12/29107	0.000179795	5	4	0.0467151	4686.0, 22916.0, 24138.0, 27257.0
GO:0061578	MF	e	Lys63-specific deubiquitinase activity	4/746	12/29107	0.000179795	7	4	0.0467151	1540.0, 4287.0, 10213.0, 54726.0
GO:0070122	MF	e	isopeptidase activity	4/746	12/29107	0.000179795	4	4	0.0467151	8665.0, 10213.0, 10987.0, 114803.0
GO:0042802	MF	e	identical protein binding	62/746	1495/29107	0.000200401	3	62	0.0491761	331.0, 665.0, 892.0, 1385.0, 2058.0, 2098.0, 2332.0, 3183.0, 3281.0, 3612.0, 3717.0, 4942.0, 5610.0, 5636.0, 5706.0, 5805.0, 6120.0, 6643.0, 6742.0, 6789.0, 6885.0, 7013.0, 7037.0, 7247.0, 7518.0, 8161.0, 8545.0, 8665.0, 8669.0, 8726.0, 9818.0, 9852.0, 9958.0, 10657.0, 10951.0, 10971.0, 11335.0, 23219.0, 23390.0, 26060.0, 26127.0, 26258.0, 27010.0, 29110.0, 29970.0, 51562.0, 51637.0, 54931.0, 551…
GO:0004930	MF	p	G protein-coupled receptor activity	0/746	684/29107	2.58615e-08	4	0	2.2846e-05
GO:0005509	MF	p	calcium ion binding	2/746	704/29107	2.98328e-06	5	2	0.00146413	50856.0, 80267.0
GO:0004984	MF	p	olfactory receptor activity	0/746	399/29107	7.29105e-05	4	0	0.0268371
