## Supplementary material for "Transcriptional and genetic sex differences for schizophrenia across the dorsolateral prefrontal cortex, hippocampus, and caudate nucleus": Data S4: GO_analysis_module_blue.xlsx

### Sheet: Sheet1
GO	NS	enrichment	name	ratio_in_study	ratio_in_pop	p_uncorrected	depth	study_count	p_fdr_bh	study_items
GO:0022010	BP	e	central nervous system myelination	9/1082	13/29107	8.20013e-11	5	9	1.01698e-06	443.0, 745.0, 3766.0, 4099.0, 5354.0, 6663.0, 6900.0, 23385.0, 84504.0
GO:0007015	BP	e	actin filament organization	19/1082	127/29107	2.44672e-07	5	19	0.00151721	391.0, 3092.0, 4640.0, 4642.0, 4643.0, 7018.0, 7171.0, 9026.0, 9844.0, 9886.0, 10435.0, 29119.0, 57471.0, 57477.0, 65108.0, 79767.0, 84327.0, 123720.0, 134549.0
GO:0042552	BP	e	myelination	11/1082	44/29107	4.42421e-07	4	11	0.00182897	3792.0, 4118.0, 4155.0, 5653.0, 8537.0, 8892.0, 9514.0, 10215.0, 51090.0, 83700.0, 256987.0
GO:0045665	BP	e	negative regulation of neuron differentiation	11/1082	58/29107	8.16046e-06	6	11	0.0202412	4099.0, 4211.0, 4821.0, 5469.0, 6900.0, 9745.0, 10215.0, 22882.0, 28514.0, 55755.0, 58190.0
GO:0042982	BP	e	amyloid precursor protein metabolic process	5/1082	11/29107	2.6945e-05	5	5	0.0441415	5653.0, 5663.0, 23385.0, 26119.0, 51107.0
GO:0006915	BP	e	apoptotic process	41/1082	547/29107	2.84738e-05	4	41	0.0441415	142.0, 666.0, 825.0, 835.0, 1793.0, 2263.0, 3092.0, 3440.0, 4118.0, 5414.0, 5436.0, 5794.0, 6195.0, 6242.0, 6461.0, 7185.0, 8633.0, 9026.0, 9220.0, 9274.0, 9423.0, 9618.0, 9844.0, 10395.0, 10553.0, 23239.0, 23604.0, 26585.0, 29115.0, 57556.0, 79092.0, 79156.0, 79767.0, 84260.0, 84957.0, 115584.0, 117584.0, 158471.0, 219699.0, 399694.0, 414899.0
GO:0050911	BP	p	detection of chemical stimulus involved in sensory perception of smell	1/1082	401/29107	6.92801e-06	5	1	0.0202412	135924.0
GO:0035195	BP	p	gene silencing by miRNA	4/1082	557/29107	1.24413e-05	9	4	0.0257161	693160.0, 693229.0, 724027.0, 100422882.0
GO:0005737	CC	e	cytoplasm	264/1082	4724/29107	2.26332e-12	2	264	3.96533e-09	105.0, 323.0, 468.0, 666.0, 672.0, 825.0, 835.0, 933.0, 1021.0, 1028.0, 1080.0, 1108.0, 1119.0, 1267.0, 1270.0, 1371.0, 1410.0, 1465.0, 1573.0, 1755.0, 1785.0, 1793.0, 1841.0, 1902.0, 1939.0, 2017.0, 2246.0, 2263.0, 2318.0, 2346.0, 2495.0, 2512.0, 2861.0, 2934.0, 3092.0, 3145.0, 3275.0, 3292.0, 3306.0, 3656.0, 3916.0, 3993.0, 3996.0, 4099.0, 4149.0, 4303.0, 4520.0, 4640.0, 4642.0, 4643.0, 4650.0,…
GO:0005886	CC	e	plasma membrane	252/1082	4502/29107	7.21271e-12	3	252	6.31833e-09	20.0, 100.0, 391.0, 419.0, 468.0, 672.0, 780.0, 825.0, 933.0, 971.0, 976.0, 1080.0, 1181.0, 1244.0, 1267.0, 1318.0, 1368.0, 1604.0, 1676.0, 1785.0, 1839.0, 1902.0, 1942.0, 2017.0, 2065.0, 2263.0, 2318.0, 2346.0, 2696.0, 2861.0, 2864.0, 2913.0, 2934.0, 2979.0, 3161.0, 3249.0, 3306.0, 3643.0, 3656.0, 3673.0, 3759.0, 3766.0, 3792.0, 3916.0, 3920.0, 3993.0, 3996.0, 4036.0, 4099.0, 4155.0, 4162.0, 434…
GO:0005829	CC	e	cytosol	276/1082	5293/29107	1.12909e-09	2	276	6.59388e-07	100.0, 210.0, 272.0, 391.0, 443.0, 745.0, 825.0, 835.0, 860.0, 991.0, 1021.0, 1080.0, 1119.0, 1371.0, 1410.0, 1676.0, 1785.0, 1793.0, 1841.0, 1939.0, 2017.0, 2246.0, 2318.0, 2342.0, 2495.0, 2512.0, 2549.0, 2760.0, 2800.0, 2934.0, 2954.0, 3092.0, 3145.0, 3161.0, 3275.0, 3292.0, 3306.0, 3628.0, 3656.0, 3916.0, 3988.0, 3991.0, 3993.0, 4144.0, 4155.0, 4174.0, 4176.0, 4296.0, 4303.0, 4357.0, 4552.0, 4…
GO:0043209	CC	e	myelin sheath	10/1082	29/29107	5.08293e-08	2	10	2.22632e-05	4099.0, 4155.0, 4642.0, 5354.0, 6900.0, 7846.0, 22933.0, 57165.0, 57471.0, 256987.0
GO:0043218	CC	e	compact myelin	4/1082	4/29107	1.89932e-06	2	4	0.000665521	4099.0, 4155.0, 5376.0, 51090.0
GO:0005902	CC	e	microvillus	12/1082	67/29107	5.95055e-06	5	12	0.00173756	1267.0, 1515.0, 4640.0, 4642.0, 4643.0, 5154.0, 5156.0, 10083.0, 10411.0, 23303.0, 51741.0, 83700.0
GO:0005874	CC	e	microtubule	28/1082	298/29107	7.57921e-06	6	28	0.00189697	1785.0, 4296.0, 7846.0, 8632.0, 9053.0, 9638.0, 10397.0, 10749.0, 22933.0, 23093.0, 23303.0, 23499.0, 24139.0, 26140.0, 27130.0, 51673.0, 54820.0, 55755.0, 57509.0, 58526.0, 63971.0, 79929.0, 84445.0, 123720.0, 124602.0, 134549.0, 158135.0, 221458.0
GO:0010008	CC	e	endosome membrane	22/1082	227/29107	4.35002e-05	6	22	0.00806608	20.0, 1080.0, 3643.0, 3656.0, 3916.0, 6642.0, 7018.0, 9781.0, 9886.0, 10226.0, 23385.0, 23621.0, 25777.0, 51107.0, 51479.0, 55652.0, 55858.0, 63971.0, 79156.0, 89853.0, 117584.0, 118442.0
GO:0033270	CC	e	paranode region of axon	5/1082	12/29107	4.47746e-05	2	5	0.00806608	4099.0, 22933.0, 23303.0, 57165.0, 57471.0
GO:0030864	CC	e	cortical actin cytoskeleton	10/1082	58/29107	4.97692e-05	7	10	0.00806608	2017.0, 2934.0, 3993.0, 3996.0, 4336.0, 4640.0, 10395.0, 10411.0, 57477.0, 134549.0
GO:0009986	CC	e	cell surface	42/1082	581/29107	5.06432e-05	2	42	0.00806608	100.0, 933.0, 1080.0, 1244.0, 1368.0, 1410.0, 1604.0, 1839.0, 1902.0, 2263.0, 2346.0, 2861.0, 3161.0, 3249.0, 3306.0, 3673.0, 4155.0, 4756.0, 4804.0, 5046.0, 5154.0, 5365.0, 5663.0, 6810.0, 6900.0, 7018.0, 7043.0, 7103.0, 7855.0, 8633.0, 10666.0, 23555.0, 23621.0, 26585.0, 51704.0, 53905.0, 55248.0, 56650.0, 64399.0, 115019.0, 143903.0, 342035.0
GO:0005768	CC	e	endosome	26/1082	296/29107	6.28995e-05	7	26	0.00918333	20.0, 1785.0, 1902.0, 4642.0, 4804.0, 5337.0, 6536.0, 6642.0, 6810.0, 7405.0, 8291.0, 9363.0, 9619.0, 9897.0, 10226.0, 10311.0, 10617.0, 23621.0, 29763.0, 51479.0, 57020.0, 79156.0, 114876.0, 118442.0, 220972.0, 256227.0
GO:0005794	CC	e	Golgi apparatus	62/1082	988/29107	7.15552e-05	5	62	0.00964344	323.0, 666.0, 745.0, 1410.0, 1785.0, 2017.0, 2263.0, 2668.0, 2800.0, 3092.0, 3759.0, 4036.0, 4166.0, 4756.0, 4864.0, 5156.0, 5337.0, 5663.0, 5730.0, 6642.0, 6696.0, 8549.0, 8985.0, 9363.0, 9452.0, 9619.0, 9638.0, 9770.0, 9781.0, 10226.0, 10749.0, 11046.0, 11221.0, 11226.0, 11276.0, 11322.0, 23385.0, 23499.0, 23604.0, 23621.0, 26574.0, 51107.0, 51114.0, 51540.0, 51741.0, 53838.0, 55755.0, 55858.0,…
GO:0005856	CC	e	cytoskeleton	32/1082	401/29107	7.98543e-05	5	32	0.00999319	391.0, 2017.0, 2318.0, 3092.0, 3996.0, 4643.0, 4660.0, 7171.0, 8502.0, 8871.0, 9026.0, 9618.0, 9855.0, 9886.0, 10083.0, 10435.0, 11135.0, 11155.0, 23048.0, 23150.0, 23499.0, 29116.0, 29119.0, 54961.0, 55755.0, 57471.0, 57475.0, 65108.0, 84173.0, 84978.0, 122060.0, 163782.0
GO:0015630	CC	e	microtubule cytoskeleton	17/1082	162/29107	0.000118723	6	17	0.0138668	1410.0, 3161.0, 5414.0, 7846.0, 9053.0, 10397.0, 10435.0, 23176.0, 26140.0, 56062.0, 57509.0, 58526.0, 60437.0, 84307.0, 124404.0, 163782.0, 256364.0
GO:0016459	CC	e	myosin complex	7/1082	32/29107	0.000143253	2	7	0.0156862	4640.0, 4642.0, 4643.0, 4650.0, 4651.0, 57530.0, 57644.0
GO:0005770	CC	e	late endosome	15/1082	138/29107	0.000198621	8	15	0.0204697	1318.0, 3643.0, 3916.0, 3920.0, 7018.0, 7405.0, 8218.0, 8291.0, 23621.0, 85377.0, 88455.0, 89853.0, 114876.0, 201294.0, 338382.0
GO:0009925	CC	e	basal plasma membrane	8/1082	48/29107	0.000357379	4	8	0.0344257	2065.0, 6536.0, 6558.0, 7018.0, 7439.0, 9635.0, 26119.0, 57477.0
GO:0005634	CC	e	nucleus	246/1082	5386/29107	0.000377466	5	246	0.0344257	142.0, 210.0, 323.0, 443.0, 468.0, 563.0, 666.0, 672.0, 745.0, 825.0, 835.0, 860.0, 1021.0, 1028.0, 1080.0, 1410.0, 1465.0, 1643.0, 1676.0, 1785.0, 1841.0, 2246.0, 2263.0, 2495.0, 2934.0, 3092.0, 3231.0, 3275.0, 3306.0, 3656.0, 3673.0, 4149.0, 4155.0, 4162.0, 4174.0, 4176.0, 4211.0, 4292.0, 4303.0, 4520.0, 4603.0, 4678.0, 4752.0, 4793.0, 4800.0, 4821.0, 5129.0, 5142.0, 5156.0, 5414.0, 5435.0, 543…
GO:0048471	CC	e	perinuclear region of cytoplasm	46/1082	713/29107	0.000392988	2	46	0.0344257	991.0, 1267.0, 1785.0, 2800.0, 3673.0, 3916.0, 4336.0, 4650.0, 4864.0, 5142.0, 5337.0, 5663.0, 5730.0, 6696.0, 6810.0, 7018.0, 7855.0, 8502.0, 8862.0, 8871.0, 9026.0, 9053.0, 9404.0, 9618.0, 9625.0, 10397.0, 11145.0, 11155.0, 11226.0, 11276.0, 22794.0, 22933.0, 23097.0, 23405.0, 23520.0, 25780.0, 51673.0, 55755.0, 57467.0, 57580.0, 79156.0, 84957.0, 88455.0, 124404.0, 253190.0, 256987.0
GO:0005938	CC	e	cell cortex	15/1082	149/29107	0.000457007	3	15	0.0381274	391.0, 2017.0, 2246.0, 2263.0, 4642.0, 4650.0, 4651.0, 5663.0, 8605.0, 9026.0, 9886.0, 23048.0, 57471.0, 83992.0, 285527.0
GO:0002102	CC	e	podosome	6/1082	28/29107	0.000485445	5	6	0.0386591	2017.0, 2934.0, 7171.0, 9404.0, 58480.0, 285590.0
GO:0044754	CC	e	autolysosome	4/1082	11/29107	0.000508177	9	4	0.0387099	2495.0, 2512.0, 3916.0, 3920.0
GO:0030424	CC	e	axon	25/1082	324/29107	0.000569545	5	25	0.0415768	1270.0, 1410.0, 2913.0, 3643.0, 3996.0, 4036.0, 4642.0, 4752.0, 5010.0, 5414.0, 6900.0, 7855.0, 9053.0, 9499.0, 9638.0, 10749.0, 23176.0, 23303.0, 23621.0, 26119.0, 54538.0, 57556.0, 57609.0, 220296.0, 342035.0
GO:0016020	CC	e	membrane	109/1082	2121/29107	0.000653404	2	109	0.0457905	20.0, 100.0, 142.0, 323.0, 835.0, 976.0, 1080.0, 1108.0, 1244.0, 1267.0, 1785.0, 1793.0, 2263.0, 2346.0, 2512.0, 3092.0, 3161.0, 3290.0, 3306.0, 3643.0, 3916.0, 3920.0, 3991.0, 4047.0, 4124.0, 4174.0, 4176.0, 4292.0, 4296.0, 4650.0, 4864.0, 5027.0, 5046.0, 5156.0, 5287.0, 5337.0, 5469.0, 5663.0, 6319.0, 6484.0, 6536.0, 6558.0, 6642.0, 6810.0, 7171.0, 7439.0, 8218.0, 8605.0, 9187.0, 9219.0, 9282.0…
GO:0005515	MF	e	protein binding	614/1082	12418/29107	3.14825e-21	2	614	1.39058e-17	100.0, 142.0, 272.0, 323.0, 391.0, 443.0, 468.0, 563.0, 666.0, 672.0, 746.0, 780.0, 825.0, 835.0, 860.0, 933.0, 971.0, 976.0, 991.0, 1021.0, 1028.0, 1080.0, 1108.0, 1244.0, 1267.0, 1270.0, 1298.0, 1307.0, 1318.0, 1360.0, 1410.0, 1465.0, 1515.0, 1604.0, 1643.0, 1676.0, 1755.0, 1785.0, 1793.0, 1839.0, 1902.0, 1942.0, 2017.0, 2055.0, 2065.0, 2109.0, 2123.0, 2246.0, 2263.0, 2318.0, 2342.0, 2495.0, 25…
GO:0051015	MF	e	actin filament binding	25/1082	216/29107	5.49986e-07	5	25	0.00121464	2017.0, 2318.0, 2934.0, 3092.0, 4621.0, 4640.0, 4642.0, 4643.0, 4651.0, 7171.0, 7273.0, 9026.0, 10083.0, 23499.0, 29119.0, 57471.0, 57477.0, 57644.0, 65108.0, 79789.0, 83543.0, 114793.0, 122622.0, 134549.0, 161176.0
GO:0005524	MF	e	ATP binding	89/1082	1458/29107	4.67224e-06	8	89	0.0068791	20.0, 780.0, 860.0, 1021.0, 1080.0, 1108.0, 1119.0, 1244.0, 1841.0, 2065.0, 2263.0, 3306.0, 3643.0, 3656.0, 3766.0, 4144.0, 4174.0, 4176.0, 4292.0, 4296.0, 4598.0, 4621.0, 4640.0, 4642.0, 4643.0, 4650.0, 4651.0, 4752.0, 5027.0, 5096.0, 5129.0, 5156.0, 5210.0, 5287.0, 5305.0, 5583.0, 5588.0, 5973.0, 6195.0, 7273.0, 7444.0, 7919.0, 8458.0, 8632.0, 8892.0, 9416.0, 9448.0, 9619.0, 9625.0, 10110.0, 10…
GO:0045159	MF	e	myosin II binding	5/1082	10/29107	1.51628e-05	5	5	0.0133948	2934.0, 3993.0, 3996.0, 57477.0, 134549.0
GO:0042802	MF	e	identical protein binding	87/1082	1495/29107	4.19525e-05	3	87	0.030884	142.0, 210.0, 443.0, 468.0, 835.0, 1119.0, 1410.0, 2065.0, 2512.0, 2705.0, 2954.0, 3759.0, 4144.0, 4149.0, 4296.0, 4303.0, 4357.0, 4598.0, 5010.0, 5027.0, 5414.0, 5860.0, 5973.0, 6440.0, 6642.0, 6663.0, 6773.0, 6777.0, 6900.0, 7043.0, 7171.0, 7185.0, 7273.0, 7439.0, 7551.0, 7681.0, 7846.0, 7919.0, 8495.0, 8862.0, 9026.0, 9618.0, 9788.0, 10165.0, 10212.0, 10215.0, 10436.0, 10655.0, 22794.0, 22882.…
GO:0004984	MF	p	olfactory receptor activity	1/1082	399/29107	6.87979e-06	4	1	0.007597	135924.0
