## Supplementary material for "Transcriptional and genetic sex differences for schizophrenia across the dorsolateral prefrontal cortex, hippocampus, and caudate nucleus": Data S4: GO_analysis_module_brown.xlsx

### Sheet: Sheet1
GO	NS	enrichment	name	ratio_in_study	ratio_in_pop	p_uncorrected	depth	study_count	p_fdr_bh	study_items
GO:0043161	BP	e	proteasome-mediated ubiquitin-dependent protein catabolic process	18/759	166/29107	3.81948e-07	9	18	0.00473692	1499.0, 3093.0, 5527.0, 5686.0, 5691.0, 5693.0, 5707.0, 9373.0, 23291.0, 23321.0, 23327.0, 54994.0, 55284.0, 64326.0, 79018.0, 80232.0, 131405.0, 137886.0
GO:0097120	BP	e	receptor localization to synapse	5/759	11/29107	4.82492e-06	3	5	0.027778	1740.0, 1741.0, 22871.0, 57554.0, 81832.0
GO:0048511	BP	e	rhythmic process	10/759	65/29107	6.71941e-06	1	10	0.027778	1457.0, 5468.0, 7337.0, 7874.0, 8239.0, 9475.0, 10765.0, 22871.0, 23291.0, 85457.0
GO:0005829	CC	e	cytosol	239/759	5293/29107	2.7476e-19	2	239	4.81379e-16	157.0, 163.0, 288.0, 324.0, 440.0, 636.0, 687.0, 801.0, 830.0, 1121.0, 1124.0, 1432.0, 1457.0, 1499.0, 1503.0, 1600.0, 1740.0, 1741.0, 1756.0, 1780.0, 2107.0, 2258.0, 2281.0, 2558.0, 2762.0, 2885.0, 2935.0, 3093.0, 3141.0, 3312.0, 3320.0, 3376.0, 3796.0, 3838.0, 3839.0, 3840.0, 4045.0, 4076.0, 4128.0, 4300.0, 4522.0, 4683.0, 4751.0, 4830.0, 4850.0, 4905.0, 4946.0, 4952.0, 5001.0, 5468.0, 5527.0, …
GO:0005634	CC	e	nucleus	225/759	5386/29107	4.44881e-14	5	225	3.89716e-11	324.0, 646.0, 664.0, 687.0, 801.0, 901.0, 1121.0, 1432.0, 1456.0, 1457.0, 1499.0, 1662.0, 1780.0, 1859.0, 1871.0, 2258.0, 2290.0, 2885.0, 3093.0, 3312.0, 3320.0, 3419.0, 3776.0, 3838.0, 3839.0, 3840.0, 3981.0, 4300.0, 4683.0, 4751.0, 4760.0, 4781.0, 4808.0, 4830.0, 4850.0, 4946.0, 4952.0, 5001.0, 5128.0, 5318.0, 5468.0, 5527.0, 5569.0, 5584.0, 5594.0, 5604.0, 5607.0, 5621.0, 5686.0, 5691.0, 5693.…
GO:0005654	CC	e	nucleoplasm	161/759	3805/29107	3.55997e-10	2	161	2.07902e-07	324.0, 490.0, 646.0, 664.0, 687.0, 801.0, 1432.0, 1457.0, 1499.0, 1859.0, 1871.0, 2290.0, 2558.0, 2885.0, 3312.0, 3320.0, 3376.0, 3796.0, 3838.0, 3839.0, 3840.0, 3981.0, 4300.0, 4683.0, 4751.0, 4760.0, 4781.0, 5001.0, 5318.0, 5468.0, 5527.0, 5530.0, 5532.0, 5534.0, 5584.0, 5594.0, 5686.0, 5691.0, 5693.0, 5707.0, 5717.0, 5783.0, 5929.0, 5985.0, 6045.0, 6118.0, 6399.0, 6619.0, 6629.0, 6940.0, 7029.…
GO:0005737	CC	e	cytoplasm	188/759	4724/29107	9.2918e-10	2	188	4.06981e-07	205.0, 324.0, 646.0, 664.0, 801.0, 901.0, 1009.0, 1121.0, 1268.0, 1432.0, 1456.0, 1499.0, 1503.0, 1600.0, 1780.0, 1859.0, 2107.0, 2182.0, 2258.0, 2281.0, 2762.0, 2776.0, 2835.0, 2885.0, 2904.0, 3141.0, 3312.0, 3320.0, 3376.0, 3796.0, 3838.0, 4076.0, 4751.0, 4753.0, 4760.0, 4830.0, 4889.0, 4946.0, 4952.0, 5128.0, 5217.0, 5318.0, 5530.0, 5532.0, 5569.0, 5594.0, 5621.0, 5783.0, 5879.0, 6091.0, 6249.…
GO:0098978	CC	e	glutamatergic synapse	31/759	333/29107	1.18292e-09	4	31	4.14496e-07	163.0, 490.0, 1006.0, 1009.0, 1268.0, 1432.0, 1741.0, 2890.0, 2903.0, 3312.0, 3751.0, 3838.0, 5530.0, 5532.0, 5534.0, 5584.0, 5879.0, 7531.0, 7534.0, 8618.0, 8650.0, 9498.0, 9890.0, 10109.0, 22866.0, 53616.0, 58489.0, 81832.0, 81873.0, 84631.0, 401190.0
GO:0005886	CC	e	plasma membrane	177/759	4502/29107	1.00091e-08	3	177	2.92267e-06	136.0, 157.0, 163.0, 288.0, 324.0, 481.0, 490.0, 680.0, 687.0, 801.0, 1006.0, 1009.0, 1268.0, 1272.0, 1363.0, 1456.0, 1457.0, 1499.0, 1734.0, 1740.0, 1741.0, 1756.0, 2044.0, 2182.0, 2258.0, 2555.0, 2558.0, 2562.0, 2776.0, 2786.0, 2835.0, 2842.0, 2845.0, 2849.0, 2850.0, 2885.0, 2890.0, 2891.0, 2903.0, 2904.0, 2996.0, 3312.0, 3320.0, 3460.0, 3595.0, 3751.0, 3760.0, 3776.0, 3781.0, 4045.0, 4074.0, 4…
GO:0014069	CC	e	postsynaptic density	23/759	248/29107	1.73702e-07	4	23	4.34751e-05	664.0, 1600.0, 1740.0, 2890.0, 2891.0, 2903.0, 2904.0, 3751.0, 4905.0, 5594.0, 5621.0, 6654.0, 8516.0, 9162.0, 10097.0, 10486.0, 22871.0, 23229.0, 23362.0, 57554.0, 79870.0, 81831.0, 81832.0
GO:0043025	CC	e	neuronal cell body	27/759	355/29107	8.36484e-07	3	27	0.00018319	680.0, 1600.0, 1741.0, 2044.0, 2182.0, 2555.0, 2890.0, 2891.0, 3320.0, 3776.0, 3781.0, 6272.0, 6505.0, 6654.0, 6715.0, 6863.0, 7224.0, 8507.0, 8882.0, 9693.0, 22866.0, 23291.0, 25814.0, 51218.0, 57282.0, 63826.0, 91752.0
GO:0043005	CC	e	neuron projection	26/759	339/29107	1.13776e-06	4	26	0.000221485	288.0, 680.0, 1600.0, 1740.0, 2044.0, 2258.0, 2555.0, 2558.0, 2562.0, 2904.0, 3781.0, 4685.0, 4889.0, 5783.0, 6752.0, 9498.0, 9693.0, 10109.0, 22866.0, 23291.0, 64919.0, 79870.0, 116442.0, 121278.0, 285220.0, 401190.0
GO:0005885	CC	e	Arp2/3 protein complex	5/759	9/29107	1.37444e-06	2	5	0.000240801	10094.0, 10097.0, 10109.0, 10552.0, 81873.0
GO:0048471	CC	e	perinuclear region of cytoplasm	41/759	713/29107	3.52414e-06	2	41	0.000561299	324.0, 488.0, 636.0, 1499.0, 1600.0, 1780.0, 2044.0, 3312.0, 3320.0, 4074.0, 4830.0, 6272.0, 6399.0, 6715.0, 7529.0, 8867.0, 8882.0, 9529.0, 9685.0, 9693.0, 10228.0, 10920.0, 11116.0, 23369.0, 23560.0, 25814.0, 29979.0, 51762.0, 54536.0, 54602.0, 55024.0, 57551.0, 57630.0, 65082.0, 79589.0, 79658.0, 80351.0, 114569.0, 136319.0, 171392.0, 374868.0
GO:0098794	CC	e	postsynapse	12/759	94/29107	6.12657e-06	2	12	0.00089448	163.0, 2555.0, 2558.0, 2891.0, 5534.0, 5621.0, 5879.0, 8936.0, 22871.0, 57282.0, 91752.0, 401190.0
GO:0000502	CC	e	proteasome complex	9/759	53/29107	8.43882e-06	5	9	0.00113729	5686.0, 5691.0, 5693.0, 5707.0, 5717.0, 7337.0, 9352.0, 23392.0, 29979.0
GO:0005813	CC	e	centrosome	32/759	527/29107	1.12448e-05	3	32	0.00140721	324.0, 636.0, 801.0, 1499.0, 3796.0, 4751.0, 4830.0, 5693.0, 6249.0, 8655.0, 9475.0, 9688.0, 10769.0, 11116.0, 22948.0, 23271.0, 23291.0, 23322.0, 23392.0, 26586.0, 29922.0, 51199.0, 54627.0, 54902.0, 56852.0, 57554.0, 57562.0, 58528.0, 80216.0, 93594.0, 95681.0, 221150.0
GO:0018444	CC	e	translation release factor complex	3/759	3/29107	1.76628e-05	2	3	0.00206301	2107.0, 2935.0, 23708.0
GO:0000151	CC	e	ubiquitin ligase complex	12/759	109/29107	2.81775e-05	4	12	0.00305255	6045.0, 7993.0, 8445.0, 9442.0, 10910.0, 23014.0, 23291.0, 54994.0, 79018.0, 80232.0, 84246.0, 130507.0
GO:0045202	CC	e	synapse	26/759	407/29107	2.96195e-05	3	26	0.00305255	1124.0, 1499.0, 1756.0, 2555.0, 2558.0, 2562.0, 2776.0, 4076.0, 4889.0, 6863.0, 8774.0, 9162.0, 9373.0, 9693.0, 22829.0, 22871.0, 23603.0, 23732.0, 56126.0, 56133.0, 57282.0, 60412.0, 65217.0, 116372.0, 149111.0, 253559.0
GO:0098839	CC	e	postsynaptic density membrane	7/759	40/29107	7.02408e-05	6	7	0.00683677	1740.0, 2891.0, 2903.0, 2904.0, 22829.0, 58489.0, 81832.0
GO:0000776	CC	e	kinetochore	12/759	122/29107	8.58399e-05	5	12	0.00791535	324.0, 1780.0, 4751.0, 6249.0, 8655.0, 10910.0, 11130.0, 23291.0, 81929.0, 221150.0, 283489.0, 387103.0
GO:0097060	CC	e	synaptic membrane	6/759	30/29107	0.000107196	4	6	0.00921909	1006.0, 2890.0, 2903.0, 2904.0, 8867.0, 9162.0
GO:0030027	CC	e	lamellipodium	15/759	185/29107	0.000110503	4	15	0.00921909	324.0, 1499.0, 4076.0, 5783.0, 5879.0, 8936.0, 8976.0, 10094.0, 10097.0, 10109.0, 10787.0, 23603.0, 54942.0, 57630.0, 65059.0
GO:0035861	CC	e	site of double-strand break	9/759	73/29107	0.000116299	3	9	0.00926162	4683.0, 6118.0, 10094.0, 10097.0, 10109.0, 10552.0, 56852.0, 157570.0, 200558.0
GO:0005955	CC	e	calcineurin complex	3/759	5/29107	0.000169817	6	3	0.0123967	5530.0, 5532.0, 5534.0
GO:0032279	CC	e	asymmetric synapse	3/759	5/29107	0.000169817	5	3	0.0123967	2891.0, 6505.0, 9498.0
GO:0043198	CC	e	dendritic shaft	6/759	36/29107	0.000307887	2	6	0.0215767	1741.0, 4905.0, 6505.0, 22871.0, 91752.0, 149111.0
GO:0034704	CC	e	calcium channel complex	5/759	24/29107	0.000334942	6	5	0.02257	801.0, 2281.0, 6262.0, 7223.0, 7224.0
GO:0030425	CC	e	dendrite	24/759	423/29107	0.000512966	5	24	0.0327993	288.0, 664.0, 1859.0, 2044.0, 2258.0, 2890.0, 2891.0, 3312.0, 4076.0, 5621.0, 6272.0, 6505.0, 7224.0, 9498.0, 10769.0, 11130.0, 22871.0, 25814.0, 51199.0, 51218.0, 54942.0, 57282.0, 149111.0, 345193.0
GO:0005730	CC	e	nucleolus	51/759	1186/29107	0.00052419	5	51	0.0327993	646.0, 2258.0, 2885.0, 3312.0, 3796.0, 4683.0, 4751.0, 5929.0, 6619.0, 6940.0, 7267.0, 7884.0, 7993.0, 8453.0, 8507.0, 8573.0, 8882.0, 9221.0, 9442.0, 9732.0, 10664.0, 10885.0, 10923.0, 11215.0, 23001.0, 23168.0, 23560.0, 27145.0, 51199.0, 51491.0, 55153.0, 55272.0, 56902.0, 64282.0, 84864.0, 84916.0, 85457.0, 92597.0, 120534.0, 387103.0, 493861.0, 767563.0, 767568.0, 767588.0, 767591.0, 767592.0…
GO:0030018	CC	e	Z disc	11/759	130/29107	0.000617481	2	11	0.0373044	288.0, 1499.0, 1756.0, 2281.0, 3781.0, 5530.0, 5532.0, 6262.0, 6334.0, 55800.0, 103910.0
GO:0099544	CC	e	perisynaptic space	2/759	2/29107	0.000679096	3	2	0.0383882	2890.0, 6505.0
GO:0005881	CC	e	cytoplasmic microtubule	7/759	57/29107	0.000679244	7	7	0.0383882	324.0, 636.0, 23116.0, 23291.0, 51199.0, 54627.0, 79827.0
GO:0099060	CC	e	integral component of postsynaptic specialization membrane	5/759	29/29107	0.000840291	7	5	0.0460059	2555.0, 2558.0, 3751.0, 22829.0, 22871.0
GO:0043197	CC	e	dendritic spine	12/759	157/29107	0.000882988	6	12	0.0468531	2890.0, 2891.0, 2903.0, 3751.0, 3781.0, 5530.0, 5879.0, 6505.0, 9162.0, 22871.0, 58489.0, 91752.0
GO:0062023	CC	p	collagen-containing extracellular matrix	1/759	374/29107	0.000909249	4	1	0.0468531	1290.0
GO:0005515	MF	e	protein binding	457/759	12418/29107	1.0694e-22	2	457	4.72353e-19	136.0, 157.0, 163.0, 205.0, 288.0, 324.0, 440.0, 481.0, 488.0, 490.0, 636.0, 664.0, 801.0, 830.0, 1121.0, 1124.0, 1268.0, 1272.0, 1363.0, 1432.0, 1457.0, 1499.0, 1503.0, 1600.0, 1740.0, 1741.0, 1756.0, 1780.0, 1859.0, 1871.0, 2107.0, 2258.0, 2281.0, 2290.0, 2762.0, 2776.0, 2786.0, 2885.0, 2890.0, 2891.0, 2903.0, 2904.0, 2935.0, 3052.0, 3093.0, 3141.0, 3156.0, 3312.0, 3320.0, 3376.0, 3419.0, 3460.…
GO:0005524	MF	e	ATP binding	78/759	1458/29107	1.92475e-09	8	78	4.25081e-06	157.0, 205.0, 440.0, 488.0, 490.0, 1432.0, 1456.0, 1457.0, 1503.0, 1662.0, 1859.0, 2044.0, 2182.0, 3093.0, 3141.0, 3312.0, 3320.0, 3376.0, 3796.0, 3981.0, 4522.0, 4751.0, 4830.0, 4905.0, 5001.0, 5128.0, 5584.0, 5594.0, 5604.0, 5607.0, 5985.0, 6334.0, 6416.0, 7325.0, 8445.0, 8491.0, 8573.0, 9061.0, 9162.0, 9221.0, 9475.0, 10097.0, 10396.0, 10477.0, 10769.0, 22928.0, 22948.0, 25778.0, 26289.0, 2992…
GO:0044325	MF	e	transmembrane transporter binding	16/759	133/29107	4.10892e-07	3	16	0.00060497	288.0, 488.0, 801.0, 1499.0, 2258.0, 2281.0, 5318.0, 5621.0, 6262.0, 6399.0, 7531.0, 7534.0, 7881.0, 22999.0, 23327.0, 55800.0
GO:0046872	MF	e	metal ion binding	99/759	2297/29107	7.46831e-07	4	99	0.000824688	490.0, 646.0, 687.0, 781.0, 1124.0, 1290.0, 2776.0, 3052.0, 3751.0, 3981.0, 4751.0, 4850.0, 4905.0, 5584.0, 5607.0, 6505.0, 6940.0, 6999.0, 7267.0, 7337.0, 7528.0, 7566.0, 7574.0, 7697.0, 7743.0, 8516.0, 8618.0, 8748.0, 9162.0, 9422.0, 9475.0, 9678.0, 9941.0, 10172.0, 10472.0, 10691.0, 22869.0, 22928.0, 22999.0, 23001.0, 23300.0, 23522.0, 23576.0, 26974.0, 29922.0, 51123.0, 51218.0, 51573.0, 5391…
GO:0004842	MF	e	ubiquitin-protein transferase activity	19/759	230/29107	1.08714e-05	4	19	0.0096038	3093.0, 4850.0, 6045.0, 7267.0, 7325.0, 7337.0, 8453.0, 10477.0, 23014.0, 23291.0, 23321.0, 23327.0, 26190.0, 51592.0, 54926.0, 55284.0, 64326.0, 130507.0, 131405.0
GO:0019899	MF	e	enzyme binding	25/759	369/29107	1.58206e-05	3	25	0.0116466	488.0, 1432.0, 1499.0, 3141.0, 3312.0, 4830.0, 5468.0, 5530.0, 5532.0, 5879.0, 5985.0, 6118.0, 6262.0, 6272.0, 7529.0, 7531.0, 8554.0, 8655.0, 23186.0, 25814.0, 54583.0, 55122.0, 55471.0, 80351.0, 83752.0
GO:0042043	MF	e	neurexin family protein binding	5/759	15/29107	2.87515e-05	4	5	0.0144953	1363.0, 8573.0, 22829.0, 22871.0, 94122.0
GO:0106310	MF	e	protein serine kinase activity	24/759	359/29107	2.88279e-05	6	24	0.0144953	1432.0, 1456.0, 1457.0, 1859.0, 4751.0, 5128.0, 5584.0, 5594.0, 5604.0, 5607.0, 6416.0, 8445.0, 8491.0, 8573.0, 9475.0, 10769.0, 25778.0, 57551.0, 80216.0, 112858.0, 127933.0, 152110.0, 340156.0, 344387.0
GO:1905394	MF	e	retromer complex binding	4/759	8/29107	2.95353e-05	3	4	0.0144953	4074.0, 6272.0, 8724.0, 9779.0
GO:0031625	MF	e	ubiquitin protein ligase binding	21/759	296/29107	3.80724e-05	5	21	0.0168166	324.0, 1734.0, 1741.0, 3093.0, 3312.0, 3320.0, 5707.0, 6118.0, 7531.0, 7534.0, 7874.0, 8453.0, 8554.0, 9529.0, 10613.0, 10670.0, 55284.0, 56852.0, 84959.0, 143384.0, 171392.0
GO:0030165	MF	e	PDZ domain binding	10/759	84/29107	6.64591e-05	4	10	0.0244625	490.0, 1741.0, 2890.0, 4905.0, 6752.0, 9693.0, 9732.0, 22871.0, 60412.0, 63826.0
GO:0004708	MF	e	MAP kinase kinase activity	5/759	18/29107	7.68673e-05	7	5	0.0261171	1432.0, 5594.0, 5604.0, 5607.0, 6416.0
GO:0061608	MF	e	nuclear import signal receptor activity	5/759	20/29107	0.000133201	3	5	0.0420249	3838.0, 3839.0, 3840.0, 10073.0, 51194.0
GO:0004674	MF	e	protein serine/threonine kinase activity	24/759	396/29107	0.000159536	6	24	0.0469781	1432.0, 1456.0, 1457.0, 1859.0, 4751.0, 5128.0, 5584.0, 5594.0, 5604.0, 5607.0, 6416.0, 8445.0, 8491.0, 8573.0, 9475.0, 10769.0, 25778.0, 57551.0, 80216.0, 112858.0, 127933.0, 152110.0, 340156.0, 344387.0
GO:0004984	MF	p	olfactory receptor activity	0/759	399/29107	4.56492e-05	4	0	0.0183302
