## Supplementary material for "Transcriptional and genetic sex differences for schizophrenia across the dorsolateral prefrontal cortex, hippocampus, and caudate nucleus": Data S4: GO_analysis_module_cyan.xlsx

### Sheet: Sheet1
GO	NS	enrichment	name	ratio_in_study	ratio_in_pop	p_uncorrected	depth	study_count	p_fdr_bh	study_items
GO:0007268	BP	e	chemical synaptic transmission	15/371	245/29107	6.89639e-07	7	15	0.0085529	40.0, 1137.0, 1325.0, 2563.0, 2741.0, 2914.0, 3274.0, 3798.0, 4923.0, 5368.0, 6529.0, 6620.0, 8913.0, 10497.0, 10815.0
GO:0034765	BP	e	regulation of ion transmembrane transport	10/371	113/29107	1.94412e-06	6	10	0.0120555	40.0, 778.0, 3765.0, 8913.0, 9254.0, 23415.0, 56660.0, 57657.0, 81033.0, 255022.0
GO:0005887	CC	e	integral component of plasma membrane	47/371	1413/29107	2.07571e-09	4	47	2.57863e-06	40.0, 107.0, 238.0, 432.0, 1137.0, 2051.0, 2563.0, 2741.0, 2847.0, 2906.0, 2914.0, 3036.0, 3038.0, 3274.0, 4058.0, 4868.0, 4923.0, 4995.0, 5979.0, 6529.0, 6538.0, 6843.0, 7036.0, 7226.0, 7301.0, 7433.0, 7434.0, 8742.0, 9033.0, 23415.0, 51206.0, 51305.0, 51458.0, 55107.0, 55630.0, 56098.0, 56141.0, 56660.0, 57657.0, 64218.0, 64241.0, 81033.0, 92211.0, 123591.0, 255022.0, 284656.0, 387129.0
GO:0005886	CC	e	plasma membrane	102/371	4502/29107	2.94364e-09	3	102	2.57863e-06	40.0, 107.0, 238.0, 286.0, 379.0, 432.0, 486.0, 887.0, 1137.0, 1808.0, 2051.0, 2114.0, 2155.0, 2741.0, 2847.0, 2887.0, 2906.0, 2914.0, 3036.0, 3038.0, 3274.0, 3755.0, 3765.0, 4058.0, 4354.0, 4684.0, 4843.0, 4868.0, 4923.0, 4995.0, 5368.0, 5580.0, 5727.0, 5869.0, 5979.0, 6529.0, 6538.0, 6843.0, 7036.0, 7226.0, 7248.0, 7433.0, 7434.0, 7476.0, 8522.0, 8728.0, 8742.0, 8913.0, 9033.0, 9196.0, 9254.0, …
GO:0043005	CC	e	neuron projection	19/371	339/29107	9.11632e-08	4	19	5.32393e-05	18.0, 286.0, 1137.0, 2051.0, 2563.0, 2741.0, 2847.0, 4684.0, 6478.0, 6529.0, 6538.0, 6770.0, 6843.0, 7226.0, 8913.0, 10645.0, 22895.0, 57699.0, 284656.0
