## Supplementary material for "Transcriptional and genetic sex differences for schizophrenia across the dorsolateral prefrontal cortex, hippocampus, and caudate nucleus": Data S4: GO_analysis_module_darkgreen.xlsx

### Sheet: Sheet1
GO	NS	enrichment	name	ratio_in_study	ratio_in_pop	p_uncorrected	depth	study_count	p_fdr_bh	study_items
GO:0030198	BP	e	extracellular matrix organization	13/339	150/29107	2.52298e-08	5	13	0.0003129	1285.0, 1286.0, 1296.0, 1297.0, 2192.0, 4323.0, 6692.0, 7045.0, 7837.0, 11096.0, 11174.0, 64094.0, 79625.0
GO:0150104	BP	e	transport across blood-brain barrier	9/339	84/29107	6.06248e-07	6	9	0.00374091	489.0, 552.0, 3953.0, 6526.0, 6528.0, 8714.0, 9376.0, 54716.0, 387700.0
GO:0007601	BP	e	visual perception	13/339	204/29107	9.04912e-07	6	13	0.00374091	24.0, 1001.0, 4647.0, 4935.0, 5995.0, 6425.0, 7045.0, 7078.0, 7546.0, 83552.0, 149461.0, 157506.0, 388939.0
GO:0070830	BP	e	bicellular tight junction assembly	7/339	49/29107	1.54222e-06	8	7	0.00478166	1364.0, 9075.0, 9076.0, 91862.0, 149461.0, 153562.0, 100506658.0
GO:0035567	BP	e	non-canonical Wnt signaling pathway	5/339	21/29107	3.63231e-06	8	5	0.00900959	2535.0, 6422.0, 6425.0, 8323.0, 8325.0
GO:0002138	BP	e	retinoic acid biosynthetic process	3/339	4/29107	6.20986e-06	10	3	0.0128358	220.0, 5947.0, 157506.0
GO:0016324	CC	e	apical plasma membrane	29/339	358/29107	3.27562e-16	4	29	5.73888e-13	1364.0, 1513.0, 2348.0, 3485.0, 4647.0, 4921.0, 4935.0, 5174.0, 6337.0, 6522.0, 8323.0, 9076.0, 9376.0, 10004.0, 10207.0, 10519.0, 53841.0, 54716.0, 57619.0, 57835.0, 59341.0, 64284.0, 83552.0, 84329.0, 84417.0, 89766.0, 123041.0, 153562.0, 100506658.0
GO:0070062	CC	e	extracellular exosome	69/339	2169/29107	1.50102e-14	6	69	1.31489e-11	38.0, 48.0, 220.0, 729.0, 966.0, 1071.0, 1356.0, 1829.0, 2053.0, 2167.0, 2171.0, 2192.0, 2348.0, 2444.0, 2517.0, 2799.0, 2878.0, 2947.0, 2950.0, 3053.0, 3242.0, 3248.0, 3373.0, 3485.0, 3490.0, 3693.0, 3852.0, 3875.0, 4883.0, 5092.0, 5174.0, 5176.0, 5236.0, 5357.0, 5480.0, 5627.0, 6337.0, 6382.0, 6422.0, 6528.0, 6649.0, 6692.0, 6697.0, 7045.0, 7276.0, 7837.0, 8346.0, 8366.0, 8789.0, 8857.0, 9317.0…
GO:0005615	CC	e	extracellular space	59/339	1708/29107	5.46131e-14	2	59	3.1894e-11	652.0, 966.0, 1071.0, 1285.0, 1286.0, 1296.0, 1297.0, 1356.0, 1513.0, 2153.0, 2192.0, 2878.0, 2950.0, 3053.0, 3077.0, 3373.0, 3485.0, 3490.0, 4016.0, 4323.0, 5176.0, 5228.0, 5627.0, 5919.0, 6403.0, 6422.0, 6425.0, 6649.0, 6692.0, 7044.0, 7045.0, 7078.0, 7276.0, 7837.0, 8346.0, 8857.0, 9518.0, 10461.0, 10577.0, 11012.0, 11096.0, 23019.0, 23213.0, 25928.0, 54414.0, 64094.0, 78989.0, 79625.0, 79887.…
GO:0005576	CC	e	extracellular region	53/339	1854/29107	1.48445e-09	2	53	6.50191e-07	652.0, 729.0, 1071.0, 1285.0, 1286.0, 1296.0, 1297.0, 1356.0, 1513.0, 2153.0, 2171.0, 2192.0, 2444.0, 2517.0, 2799.0, 2878.0, 2882.0, 2950.0, 3053.0, 3485.0, 3490.0, 3953.0, 4016.0, 5176.0, 5228.0, 5236.0, 5322.0, 5618.0, 5627.0, 5919.0, 6422.0, 6649.0, 6692.0, 7044.0, 7045.0, 7078.0, 7276.0, 7837.0, 8366.0, 9518.0, 10577.0, 11082.0, 11096.0, 11174.0, 23627.0, 64866.0, 78989.0, 79625.0, 79887.0, …
GO:0016021	CC	e	integral component of membrane	80/339	3525/29107	3.94957e-09	3	80	1.38393e-06	489.0, 771.0, 1001.0, 1829.0, 2535.0, 2651.0, 3741.0, 3769.0, 3953.0, 4258.0, 4935.0, 4948.0, 5618.0, 6185.0, 6522.0, 6526.0, 6528.0, 7306.0, 7922.0, 8323.0, 8325.0, 8714.0, 9075.0, 9076.0, 9120.0, 9122.0, 9376.0, 10004.0, 10385.0, 10457.0, 10548.0, 10560.0, 11227.0, 23224.0, 26123.0, 26266.0, 55002.0, 55733.0, 56180.0, 57205.0, 57393.0, 57835.0, 59341.0, 63917.0, 64866.0, 80045.0, 81035.0, 83552…
GO:0005886	CC	e	plasma membrane	94/339	4502/29107	6.21708e-09	3	94	1.81539e-06	552.0, 771.0, 966.0, 1001.0, 1187.0, 1317.0, 1356.0, 1364.0, 1829.0, 2150.0, 2153.0, 2171.0, 2272.0, 2348.0, 2535.0, 2825.0, 2886.0, 2950.0, 3077.0, 3358.0, 3693.0, 3741.0, 3769.0, 4258.0, 4323.0, 4921.0, 4935.0, 5029.0, 5174.0, 5322.0, 5618.0, 5627.0, 5754.0, 6337.0, 6382.0, 6403.0, 6422.0, 6522.0, 6526.0, 6528.0, 6578.0, 6692.0, 7045.0, 7984.0, 8323.0, 8325.0, 8395.0, 8714.0, 8789.0, 9019.0, 90…
GO:0005887	CC	e	integral component of plasma membrane	43/339	1413/29107	9.59628e-09	4	43	2.40181e-06	24.0, 552.0, 1187.0, 1317.0, 1364.0, 2150.0, 2825.0, 3077.0, 3358.0, 3741.0, 4323.0, 4883.0, 4921.0, 5029.0, 5754.0, 5995.0, 6337.0, 6382.0, 6403.0, 6526.0, 6578.0, 8323.0, 9019.0, 9076.0, 9120.0, 9122.0, 9427.0, 9953.0, 10457.0, 10461.0, 23601.0, 26266.0, 53841.0, 54716.0, 56659.0, 57205.0, 59341.0, 80036.0, 84329.0, 117247.0, 123041.0, 221074.0, 387700.0
GO:0062023	CC	e	collagen-containing extracellular matrix	18/339	374/29107	4.95144e-07	4	18	0.000104972	1285.0, 1286.0, 1296.0, 1297.0, 2192.0, 3490.0, 4016.0, 5176.0, 5919.0, 6422.0, 6649.0, 7044.0, 7045.0, 7078.0, 7837.0, 9518.0, 11096.0, 23213.0
GO:0016323	CC	e	basolateral plasma membrane	14/339	228/29107	5.3924e-07	4	14	0.000104972	2348.0, 3248.0, 3953.0, 6522.0, 8714.0, 9076.0, 9376.0, 64284.0, 84976.0, 117247.0, 149461.0, 153562.0, 254428.0, 387700.0
GO:0005604	CC	e	basement membrane	9/339	85/29107	6.71161e-07	5	9	0.000115704	1285.0, 1286.0, 1296.0, 1297.0, 2192.0, 4016.0, 5176.0, 7045.0, 64094.0
GO:0005788	CC	e	endoplasmic reticulum lumen	16/339	306/29107	7.26453e-07	5	16	0.000115704	652.0, 1285.0, 1286.0, 1296.0, 1297.0, 1356.0, 2153.0, 2882.0, 3053.0, 3490.0, 8974.0, 10961.0, 11096.0, 11098.0, 80310.0, 493869.0
GO:0031012	CC	e	extracellular matrix	14/339	245/29107	1.27213e-06	3	14	0.000185731	1285.0, 1286.0, 1296.0, 1297.0, 2192.0, 4323.0, 5919.0, 7045.0, 7078.0, 8857.0, 11096.0, 11174.0, 79625.0, 81035.0
GO:0033162	CC	e	melanosome membrane	5/339	18/29107	1.57397e-06	7	5	0.000212123	4935.0, 4948.0, 7306.0, 10457.0, 23682.0
GO:0042470	CC	e	melanosome	8/339	100/29107	2.28823e-05	8	8	0.00286356	4323.0, 4647.0, 4935.0, 5176.0, 7306.0, 10961.0, 23682.0, 64284.0
GO:0005923	CC	e	bicellular tight junction	8/339	121/29107	8.95891e-05	6	8	0.010464	1364.0, 9075.0, 9076.0, 10207.0, 91862.0, 149461.0, 153562.0, 100506658.0
GO:0001750	CC	e	photoreceptor outer segment	6/339	65/29107	0.000110634	2	6	0.0121144	24.0, 4647.0, 5995.0, 10461.0, 388531.0, 388939.0
GO:0005515	MF	e	protein binding	199/339	12418/29107	2.61531e-09	2	199	1.15518e-05	48.0, 489.0, 552.0, 652.0, 701.0, 729.0, 966.0, 1160.0, 1285.0, 1297.0, 1364.0, 1513.0, 1577.0, 1962.0, 2138.0, 2150.0, 2153.0, 2171.0, 2272.0, 2348.0, 2444.0, 2517.0, 2535.0, 2799.0, 2825.0, 2878.0, 2882.0, 2886.0, 2947.0, 2950.0, 3077.0, 3172.0, 3358.0, 3485.0, 3490.0, 3693.0, 3741.0, 3852.0, 3875.0, 3953.0, 4009.0, 4016.0, 4258.0, 4288.0, 4323.0, 4487.0, 4647.0, 4883.0, 4921.0, 4935.0, 4948.0,…
GO:0005504	MF	e	fatty acid binding	6/339	37/29107	4.0941e-06	6	6	0.00685498	2167.0, 2171.0, 2950.0, 3172.0, 5947.0, 8309.0
GO:0004602	MF	e	glutathione peroxidase activity	5/339	22/29107	4.65586e-06	5	5	0.00685498	2878.0, 2882.0, 2950.0, 4258.0, 493869.0
GO:0017147	MF	e	Wnt-protein binding	5/339	30/29107	2.334e-05	3	5	0.0237321	2535.0, 6422.0, 6425.0, 8323.0, 8325.0
GO:0008201	MF	e	heparin binding	10/339	166/29107	2.68645e-05	4	10	0.0237321	652.0, 3053.0, 5228.0, 6403.0, 6422.0, 6649.0, 10457.0, 11096.0, 64094.0, 79625.0
GO:0005201	MF	e	extracellular matrix structural constituent	9/339	137/29107	3.44064e-05	2	9	0.0253288	1285.0, 1286.0, 1296.0, 1297.0, 2192.0, 3490.0, 7045.0, 7837.0, 89766.0
