## Supplementary material for "Transcriptional and genetic sex differences for schizophrenia across the dorsolateral prefrontal cortex, hippocampus, and caudate nucleus": Data S4: GO_analysis_module_darkgrey.xlsx

### Sheet: Sheet1
GO	NS	enrichment	name	ratio_in_study	ratio_in_pop	p_uncorrected	depth	study_count	p_fdr_bh	study_items
GO:0006357	BP	e	regulation of transcription by RNA polymerase II	54/275	1598/29107	2.25288e-16	10	54	2.79402e-12	902.0, 1106.0, 2186.0, 3146.0, 4331.0, 5926.0, 6935.0, 7539.0, 7561.0, 7569.0, 7587.0, 7637.0, 7690.0, 7770.0, 8464.0, 9534.0, 9753.0, 9841.0, 10168.0, 11168.0, 23036.0, 23269.0, 26122.0, 27336.0, 54811.0, 55552.0, 55713.0, 55786.0, 57547.0, 57573.0, 57677.0, 59348.0, 80108.0, 80829.0, 81931.0, 84503.0, 84622.0, 84765.0, 115560.0, 133746.0, 146198.0, 147660.0, 147686.0, 169270.0, 170960.0, 220992…
GO:0008380	BP	e	RNA splicing	15/275	168/29107	7.71529e-11	8	15	4.78425e-07	8559.0, 9541.0, 9939.0, 10150.0, 10199.0, 10915.0, 11017.0, 11193.0, 11319.0, 23091.0, 27332.0, 51319.0, 55599.0, 58517.0, 85437.0
GO:0032968	BP	e	positive regulation of transcription elongation from RNA polymerase II promoter	4/275	13/29107	5.21228e-06	12	4	0.0174492	8621.0, 10915.0, 11198.0, 123169.0
GO:0006397	BP	e	mRNA processing	10/275	172/29107	6.01145e-06	8	10	0.0174492	5930.0, 8559.0, 9541.0, 10150.0, 10915.0, 11017.0, 11319.0, 23091.0, 58517.0, 64062.0
GO:0051301	BP	e	cell division	14/275	350/29107	7.03484e-06	2	14	0.0174492	1060.0, 1062.0, 2037.0, 7443.0, 9183.0, 9585.0, 9937.0, 10388.0, 10592.0, 54617.0, 54908.0, 79441.0, 80254.0, 151246.0
GO:0006364	BP	e	rRNA processing	8/275	116/29107	1.50984e-05	9	8	0.0285958	5303.0, 5393.0, 9045.0, 10199.0, 51119.0, 51575.0, 55035.0, 84128.0
GO:0000184	BP	e	nuclear-transcribed mRNA catabolic process, nonsense-mediated decay	5/275	34/29107	1.61402e-05	10	5	0.0285958	5073.0, 9939.0, 26019.0, 65109.0, 65110.0
GO:0007049	BP	e	cell cycle	12/275	296/29107	2.7954e-05	2	12	0.0391205	902.0, 2037.0, 6872.0, 9585.0, 9821.0, 9937.0, 9994.0, 10771.0, 23637.0, 55215.0, 55904.0, 132660.0
GO:0070201	BP	e	regulation of establishment of protein localization	3/275	7/29107	2.83893e-05	5	3	0.0391205	9786.0, 57669.0, 80184.0
GO:0005634	CC	e	nucleus	144/275	5386/29107	6.99136e-37	5	144	1.22489e-33	902.0, 1062.0, 1106.0, 1763.0, 2073.0, 2186.0, 2241.0, 3146.0, 4664.0, 4691.0, 4799.0, 5073.0, 5378.0, 5393.0, 5747.0, 5781.0, 5926.0, 5930.0, 6872.0, 6877.0, 6935.0, 7270.0, 7443.0, 7539.0, 7561.0, 7569.0, 7587.0, 7637.0, 7639.0, 7770.0, 8125.0, 8446.0, 8464.0, 8559.0, 8621.0, 8805.0, 8932.0, 9147.0, 9183.0, 9465.0, 9534.0, 9541.0, 9585.0, 9753.0, 9841.0, 9863.0, 9939.0, 9994.0, 10000.0, 10168.0…
GO:0005654	CC	e	nucleoplasm	113/275	3805/29107	3.70876e-31	2	113	3.24887e-28	902.0, 1060.0, 1062.0, 1763.0, 2037.0, 2073.0, 2186.0, 3146.0, 4331.0, 4664.0, 4691.0, 4799.0, 5303.0, 5393.0, 5781.0, 5926.0, 6872.0, 6877.0, 6882.0, 6935.0, 7270.0, 7443.0, 7639.0, 7690.0, 8125.0, 8315.0, 8446.0, 8464.0, 8621.0, 8805.0, 8932.0, 9585.0, 9933.0, 9937.0, 9939.0, 9987.0, 9994.0, 10111.0, 10150.0, 10199.0, 10283.0, 10592.0, 10771.0, 10915.0, 11017.0, 11124.0, 11168.0, 11193.0, 11198…
GO:0005813	CC	e	centrosome	24/275	527/29107	2.73804e-10	3	24	1.59901e-07	5108.0, 5930.0, 9541.0, 9585.0, 9786.0, 9859.0, 10733.0, 10806.0, 22852.0, 23637.0, 50618.0, 51808.0, 55704.0, 79441.0, 80184.0, 80254.0, 84376.0, 85459.0, 123169.0, 132320.0, 259282.0, 285331.0, 285753.0, 375748.0
GO:0005814	CC	e	centriole	13/275	144/29107	1.25944e-09	5	13	5.51636e-07	5108.0, 9786.0, 9859.0, 10198.0, 10733.0, 10806.0, 55704.0, 80184.0, 80254.0, 85459.0, 132320.0, 145508.0, 645455.0
GO:0005829	CC	e	cytosol	91/275	5293/29107	3.42277e-09	2	91	1.19934e-06	159.0, 1060.0, 1062.0, 1806.0, 2037.0, 2241.0, 4140.0, 4799.0, 5073.0, 5108.0, 5393.0, 5747.0, 5781.0, 5926.0, 5930.0, 6935.0, 7270.0, 7443.0, 8315.0, 8411.0, 8476.0, 8621.0, 8805.0, 8932.0, 9045.0, 9183.0, 9453.0, 9465.0, 9585.0, 9821.0, 9859.0, 9939.0, 9946.0, 9987.0, 10592.0, 10733.0, 10806.0, 11124.0, 11168.0, 11319.0, 22826.0, 23253.0, 23318.0, 23358.0, 23637.0, 26019.0, 26054.0, 26058.0, 26…
GO:0016607	CC	e	nuclear speck	17/275	411/29107	4.59143e-07	3	17	0.00013407	5073.0, 5930.0, 8446.0, 8559.0, 8621.0, 9541.0, 9939.0, 10915.0, 11193.0, 23091.0, 27332.0, 49855.0, 51319.0, 51322.0, 55904.0, 57703.0, 58517.0
GO:0005730	CC	e	nucleolus	30/275	1186/29107	1.06456e-06	5	30	0.000266445	4691.0, 4799.0, 5073.0, 5303.0, 5393.0, 5930.0, 6872.0, 7270.0, 7443.0, 9585.0, 9933.0, 10199.0, 10592.0, 10733.0, 23318.0, 51119.0, 51575.0, 54737.0, 55035.0, 55720.0, 56254.0, 65109.0, 65110.0, 79101.0, 79954.0, 80829.0, 84128.0, 84186.0, 96764.0, 115560.0
GO:0035145	CC	e	exon-exon junction complex	4/275	10/29107	1.56554e-06	3	4	0.000292216	9939.0, 26019.0, 65109.0, 65110.0
GO:0034451	CC	e	centriolar satellite	7/275	107/29107	7.2597e-05	2	7	0.0105992	5108.0, 10806.0, 65109.0, 79101.0, 80184.0, 84376.0, 285331.0
GO:0005694	CC	e	chromosome	9/275	198/29107	0.000119389	5	9	0.01609	1062.0, 4691.0, 5303.0, 5930.0, 9933.0, 10199.0, 10771.0, 29072.0, 55035.0
GO:0000922	CC	e	spindle pole	7/275	122/29107	0.000165409	2	7	0.0206997	9183.0, 10733.0, 51119.0, 54908.0, 80254.0, 145508.0, 259282.0
GO:0070985	CC	e	transcription factor TFIIK complex	2/275	3/29107	0.000265155	4	2	0.0284167	902.0, 4331.0
GO:0019907	CC	e	cyclin-dependent protein kinase activating kinase holoenzyme complex	2/275	3/29107	0.000265155	9	2	0.0284167	902.0, 4331.0
GO:0005737	CC	e	cytoplasm	68/275	4724/29107	0.000275733	2	68	0.0284167	159.0, 1763.0, 1806.0, 2186.0, 2241.0, 4140.0, 5073.0, 5108.0, 5393.0, 5747.0, 5781.0, 6457.0, 7443.0, 8125.0, 8315.0, 8411.0, 8476.0, 9541.0, 9585.0, 9706.0, 9786.0, 9863.0, 9939.0, 9994.0, 10000.0, 10150.0, 10592.0, 10733.0, 11319.0, 22828.0, 22998.0, 23318.0, 26019.0, 26054.0, 27332.0, 29843.0, 50618.0, 51119.0, 51319.0, 54737.0, 55215.0, 55345.0, 55614.0, 55680.0, 55704.0, 55786.0, 55904.0, 5…
GO:0016021	CC	p	integral component of membrane	10/275	3525/29107	1.5194e-06	3	10	0.000292216	9950.0, 10905.0, 26058.0, 55028.0, 55345.0, 57157.0, 57498.0, 65250.0, 121601.0, 154215.0
GO:0005887	CC	p	integral component of plasma membrane	0/275	1413/29107	1.6679e-06	4	0	0.000292216
GO:0005886	CC	p	plasma membrane	18/275	4502/29107	1.06872e-05	3	18	0.00170218	2037.0, 4140.0, 4799.0, 5747.0, 5926.0, 7270.0, 9863.0, 26130.0, 50618.0, 50863.0, 54737.0, 55704.0, 55904.0, 57669.0, 85459.0, 121601.0, 154215.0, 347273.0
GO:0046872	MF	e	metal ion binding	74/275	2297/29107	2.13667e-21	4	74	9.43766e-18	280.0, 1763.0, 1806.0, 2073.0, 2186.0, 5073.0, 7561.0, 7569.0, 7587.0, 7639.0, 7690.0, 7770.0, 9453.0, 9534.0, 9753.0, 9841.0, 9937.0, 10111.0, 10150.0, 10168.0, 22847.0, 22998.0, 23036.0, 23091.0, 23469.0, 29072.0, 51317.0, 51455.0, 51720.0, 51773.0, 54811.0, 55156.0, 55454.0, 55552.0, 55680.0, 55713.0, 55786.0, 55904.0, 56254.0, 56922.0, 57547.0, 57573.0, 57677.0, 59348.0, 64062.0, 80108.0, 808…
GO:0003723	MF	e	RNA binding	52/275	1389/29107	1.29154e-17	4	52	2.85237e-14	1106.0, 1763.0, 3146.0, 4691.0, 4799.0, 5073.0, 5303.0, 5393.0, 5930.0, 8125.0, 8446.0, 8621.0, 9045.0, 9933.0, 9939.0, 9987.0, 10150.0, 10199.0, 10915.0, 11168.0, 11193.0, 11198.0, 22828.0, 23091.0, 23318.0, 26019.0, 26058.0, 27332.0, 27336.0, 29080.0, 51119.0, 51575.0, 51808.0, 55035.0, 55094.0, 55132.0, 55345.0, 55720.0, 57703.0, 58517.0, 64062.0, 65109.0, 65110.0, 79576.0, 79954.0, 81608.0, 8…
GO:0005515	MF	e	protein binding	181/275	12418/29107	1.04503e-14	2	181	1.53864e-11	159.0, 902.0, 1060.0, 1062.0, 1106.0, 1763.0, 1806.0, 2037.0, 2073.0, 2186.0, 2241.0, 3146.0, 4140.0, 4331.0, 4691.0, 4799.0, 5073.0, 5108.0, 5303.0, 5378.0, 5393.0, 5747.0, 5781.0, 5930.0, 6457.0, 6872.0, 6877.0, 6882.0, 6935.0, 7270.0, 7443.0, 7637.0, 7770.0, 8125.0, 8315.0, 8411.0, 8476.0, 8559.0, 8621.0, 8805.0, 8932.0, 9045.0, 9183.0, 9202.0, 9453.0, 9465.0, 9541.0, 9585.0, 9706.0, 9753.0, 9…
GO:0000978	MF	e	RNA polymerase II cis-regulatory region sequence-specific DNA binding	38/275	1178/29107	4.1737e-11	9	38	4.6088e-08	1106.0, 2186.0, 6935.0, 7569.0, 7587.0, 7637.0, 7639.0, 7690.0, 7770.0, 9534.0, 9753.0, 9841.0, 10168.0, 23269.0, 54811.0, 55713.0, 55786.0, 57547.0, 57573.0, 57677.0, 59348.0, 80108.0, 81931.0, 84503.0, 84622.0, 84765.0, 115560.0, 147660.0, 147686.0, 170959.0, 170960.0, 220992.0, 284371.0, 284406.0, 374899.0, 643836.0, 100131827.0, 110354863.0
GO:0003677	MF	e	DNA binding	27/275	921/29107	2.2997e-07	4	27	0.000203156	1060.0, 1106.0, 1763.0, 5303.0, 5378.0, 5926.0, 7270.0, 7637.0, 9202.0, 9933.0, 9987.0, 10111.0, 10388.0, 22847.0, 23036.0, 51317.0, 51720.0, 54617.0, 55215.0, 59348.0, 79101.0, 79728.0, 79915.0, 80205.0, 90321.0, 257218.0, 375748.0
GO:0000981	MF	e	DNA-binding transcription factor activity, RNA polymerase II-specific	31/275	1242/29107	9.19977e-07	3	31	0.000677256	4799.0, 6935.0, 7539.0, 7561.0, 7569.0, 7587.0, 7637.0, 7639.0, 9534.0, 9753.0, 23036.0, 23269.0, 54811.0, 55552.0, 55713.0, 55786.0, 57547.0, 57573.0, 57677.0, 80108.0, 81931.0, 84503.0, 84765.0, 146198.0, 147660.0, 147686.0, 169270.0, 170959.0, 284406.0, 374899.0, 641339.0
GO:0140658	MF	e	ATP-dependent chromatin remodeler activity	5/275	32/29107	1.18625e-05	5	5	0.00748524	1106.0, 54617.0, 80205.0, 257218.0, 375748.0
