## Supplementary material for "Transcriptional and genetic sex differences for schizophrenia across the dorsolateral prefrontal cortex, hippocampus, and caudate nucleus": Data S4: GO_analysis_module_darkorange.xlsx

### Sheet: Sheet1
GO	NS	enrichment	name	ratio_in_study	ratio_in_pop	p_uncorrected	depth	study_count	p_fdr_bh	study_items
GO:0009611	BP	e	response to wounding	8/234	63/29107	4.09691e-08	3	8	0.000438322	677.0, 678.0, 2149.0, 2670.0, 3371.0, 3399.0, 3691.0, 7042.0
GO:0042060	BP	e	wound healing	9/234	94/29107	7.06857e-08	4	9	0.000438322	2247.0, 3371.0, 4853.0, 5465.0, 6385.0, 6678.0, 7042.0, 10413.0, 60681.0
GO:0050680	BP	e	negative regulation of epithelial cell proliferation	7/234	59/29107	4.74344e-07	6	7	0.00159054	367.0, 6423.0, 6662.0, 7042.0, 7049.0, 9104.0, 26471.0
GO:0006567	BP	e	threonine catabolic process	3/234	3/29107	5.12994e-07	10	3	0.00159054	10993.0, 113675.0, 157739.0
GO:0042361	BP	e	menaquinone catabolic process	3/234	4/29107	2.03976e-06	6	3	0.00421619	4051.0, 57834.0, 66002.0
GO:0042377	BP	e	vitamin K catabolic process	3/234	4/29107	2.03976e-06	6	3	0.00421619	4051.0, 57834.0, 66002.0
GO:0042376	BP	e	phylloquinone catabolic process	3/234	5/29107	5.06906e-06	7	3	0.00785831	4051.0, 57834.0, 66002.0
GO:0036101	BP	e	leukotriene B4 catabolic process	3/234	5/29107	5.06906e-06	9	3	0.00785831	4051.0, 57834.0, 66002.0
GO:0007155	BP	e	cell adhesion	15/234	488/29107	1.09974e-05	2	15	0.0151544	960.0, 1824.0, 3280.0, 3371.0, 3691.0, 3910.0, 5613.0, 8082.0, 8406.0, 26025.0, 56099.0, 56100.0, 56105.0, 56106.0, 56110.0
GO:0008284	BP	e	positive regulation of cell population proliferation	15/234	505/29107	1.64189e-05	5	15	0.0203627	367.0, 975.0, 1512.0, 2149.0, 2247.0, 3037.0, 3065.0, 3280.0, 3371.0, 4828.0, 6423.0, 6662.0, 7042.0, 7424.0, 25937.0
GO:0045669	BP	e	positive regulation of osteoblast differentiation	6/234	68/29107	1.82771e-05	6	6	0.0206066	2247.0, 4057.0, 6423.0, 10413.0, 25937.0, 54857.0
GO:0035264	BP	e	multicellular organism growth	6/234	74/29107	2.97176e-05	3	6	0.0305204	367.0, 677.0, 4853.0, 7157.0, 10848.0, 25937.0
GO:0010628	BP	e	positive regulation of gene expression	14/234	472/29107	3.1992e-05	6	14	0.0305204	284.0, 367.0, 1191.0, 1512.0, 2152.0, 2247.0, 3371.0, 3397.0, 3399.0, 6662.0, 7157.0, 7430.0, 8736.0, 10413.0
GO:0007507	BP	e	heart development	9/234	199/29107	3.59983e-05	4	9	0.0318894	187.0, 677.0, 3399.0, 5465.0, 6662.0, 6678.0, 7042.0, 10758.0, 27295.0
GO:0030903	BP	e	notochord development	3/234	9/29107	4.15765e-05	5	3	0.0334272	3399.0, 6662.0, 10413.0
GO:0014068	BP	e	positive regulation of phosphatidylinositol 3-kinase signaling	6/234	79/29107	4.3125e-05	8	6	0.0334272	284.0, 2149.0, 2247.0, 4734.0, 6662.0, 7042.0
GO:0050714	BP	e	positive regulation of protein secretion	5/234	49/29107	4.59844e-05	8	5	0.033547	7042.0, 7424.0, 7430.0, 8736.0, 94121.0
GO:0007156	BP	e	homophilic cell adhesion via plasma membrane adhesion molecules	8/234	166/29107	6.27415e-05	5	8	0.0420078	1824.0, 23022.0, 26025.0, 56099.0, 56100.0, 56105.0, 56106.0, 56110.0
GO:0035622	BP	e	intrahepatic bile duct development	2/234	2/29107	6.43564e-05	5	2	0.0420078	4853.0, 6662.0
GO:0062023	CC	e	collagen-containing extracellular matrix	19/234	374/29107	2.42196e-10	4	19	3.18474e-07	165.0, 284.0, 1191.0, 1512.0, 2152.0, 3371.0, 3910.0, 3958.0, 4052.0, 4147.0, 5104.0, 6423.0, 6678.0, 7042.0, 8076.0, 8406.0, 25890.0, 51435.0, 157869.0
GO:0070062	CC	e	extracellular exosome	47/234	2169/29107	3.63555e-10	6	47	3.18474e-07	165.0, 284.0, 720.0, 721.0, 754.0, 824.0, 954.0, 960.0, 975.0, 1191.0, 1512.0, 1777.0, 1824.0, 2040.0, 2059.0, 3691.0, 3910.0, 3958.0, 4057.0, 4734.0, 5104.0, 5224.0, 5333.0, 5698.0, 6385.0, 7049.0, 7430.0, 8334.0, 8338.0, 8934.0, 8991.0, 9588.0, 10768.0, 10791.0, 10840.0, 10974.0, 23406.0, 23564.0, 26227.0, 55970.0, 79026.0, 79901.0, 83690.0, 83871.0, 140576.0, 144568.0, 146556.0
GO:0005576	CC	e	extracellular region	37/234	1854/29107	2.8995e-07	2	37	0.00011956	165.0, 284.0, 720.0, 721.0, 1117.0, 1191.0, 1512.0, 2149.0, 2247.0, 3371.0, 3488.0, 3910.0, 3955.0, 3958.0, 4052.0, 4057.0, 4147.0, 4828.0, 4853.0, 5104.0, 5648.0, 6678.0, 7042.0, 7424.0, 8076.0, 9588.0, 23406.0, 25840.0, 25890.0, 80301.0, 80830.0, 118429.0, 135228.0, 151887.0, 157869.0, 388677.0, 729085.0
GO:0005615	CC	e	extracellular space	35/234	1708/29107	3.43321e-07	2	35	0.00011956	165.0, 284.0, 720.0, 721.0, 1117.0, 1191.0, 1512.0, 2040.0, 2152.0, 2247.0, 3371.0, 3488.0, 3958.0, 4057.0, 5104.0, 5648.0, 6423.0, 6678.0, 7042.0, 7049.0, 7263.0, 7424.0, 7430.0, 8991.0, 9111.0, 9588.0, 25890.0, 26018.0, 51435.0, 83690.0, 123920.0, 135228.0, 140576.0, 144568.0, 283659.0
GO:0005829	CC	e	cytosol	75/234	5293/29107	3.49564e-07	2	75	0.00011956	367.0, 677.0, 824.0, 960.0, 1191.0, 1266.0, 1512.0, 1610.0, 2635.0, 2670.0, 2766.0, 3065.0, 3613.0, 4093.0, 4488.0, 4634.0, 4734.0, 5209.0, 5224.0, 5260.0, 5396.0, 5648.0, 5698.0, 5920.0, 7157.0, 7430.0, 7867.0, 8099.0, 8556.0, 8877.0, 8908.0, 8934.0, 8991.0, 9104.0, 9111.0, 9414.0, 9588.0, 10413.0, 10580.0, 10768.0, 10783.0, 10840.0, 10848.0, 10974.0, 10993.0, 23022.0, 23406.0, 23564.0, 23580.0,…
GO:0005737	CC	e	cytoplasm	69/234	4724/29107	4.09454e-07	2	69	0.00011956	165.0, 367.0, 677.0, 678.0, 754.0, 824.0, 1191.0, 1610.0, 1837.0, 1979.0, 2121.0, 2247.0, 2635.0, 2670.0, 2768.0, 3065.0, 3280.0, 3399.0, 3613.0, 3958.0, 3983.0, 4057.0, 4093.0, 4734.0, 5333.0, 5613.0, 5920.0, 6678.0, 7049.0, 7157.0, 7430.0, 7867.0, 8099.0, 8556.0, 8787.0, 8877.0, 8908.0, 8934.0, 9104.0, 9111.0, 9588.0, 10413.0, 10580.0, 10768.0, 10783.0, 11170.0, 23580.0, 25832.0, 25937.0, 26353…
GO:0005886	CC	e	plasma membrane	64/234	4502/29107	2.82837e-06	3	64	0.0007079	19.0, 187.0, 284.0, 367.0, 720.0, 721.0, 824.0, 954.0, 960.0, 975.0, 1824.0, 1837.0, 2040.0, 2059.0, 2149.0, 2152.0, 2768.0, 2846.0, 3691.0, 3958.0, 4057.0, 4734.0, 4853.0, 5251.0, 5333.0, 5338.0, 6385.0, 6542.0, 6583.0, 6678.0, 7430.0, 8153.0, 8787.0, 8877.0, 8934.0, 9414.0, 10580.0, 10791.0, 23022.0, 23406.0, 23580.0, 25937.0, 26018.0, 51285.0, 54857.0, 55701.0, 55970.0, 56169.0, 57088.0, 57722…
GO:0005604	CC	e	basement membrane	7/234	85/29107	5.74898e-06	5	7	0.00125903	954.0, 3371.0, 3691.0, 3910.0, 6678.0, 55214.0, 151887.0
GO:0005925	CC	e	focal adhesion	14/234	418/29107	8.33483e-06	5	14	0.00162251	824.0, 960.0, 975.0, 1266.0, 2768.0, 3371.0, 3691.0, 6385.0, 7430.0, 10580.0, 11170.0, 23022.0, 57514.0, 79026.0
GO:0009986	CC	e	cell surface	16/234	581/29107	2.16149e-05	2	16	0.00378693	960.0, 1191.0, 2149.0, 2152.0, 3691.0, 3958.0, 4057.0, 4853.0, 6385.0, 6678.0, 7049.0, 8406.0, 10791.0, 84168.0, 118429.0, 135228.0
GO:0005887	CC	e	integral component of plasma membrane	26/234	1413/29107	8.56923e-05	4	26	0.0136485	19.0, 187.0, 960.0, 975.0, 2040.0, 2149.0, 2152.0, 2846.0, 3037.0, 4853.0, 5251.0, 6385.0, 6542.0, 6583.0, 7049.0, 8082.0, 9415.0, 10791.0, 26025.0, 56099.0, 56100.0, 56105.0, 56106.0, 56110.0, 220963.0, 375611.0
GO:0031094	CC	e	platelet dense tubular network	2/234	3/29107	0.000192043	5	2	0.0280383	2149.0, 5104.0
GO:0048471	CC	e	perinuclear region of cytoplasm	16/234	713/29107	0.000233652	2	16	0.0314891	19.0, 1191.0, 2040.0, 2635.0, 3065.0, 4734.0, 5251.0, 7430.0, 8099.0, 8934.0, 9588.0, 10335.0, 10791.0, 26471.0, 81493.0, 83871.0
GO:0001725	CC	e	stress fiber	5/234	71/29107	0.000272025	4	5	0.034042	3983.0, 10580.0, 11170.0, 23022.0, 27295.0
GO:0031092	CC	e	platelet alpha granule membrane	3/234	17/29107	0.000320928	7	3	0.0371368	6678.0, 94121.0, 135228.0
GO:0031982	CC	e	vesicle	7/234	161/29107	0.000339149	4	7	0.0371368	975.0, 2040.0, 2059.0, 4547.0, 7430.0, 79026.0, 83871.0
GO:0005515	MF	e	protein binding	145/234	12418/29107	3.3904e-09	2	145	1.49754e-05	19.0, 187.0, 367.0, 677.0, 678.0, 754.0, 824.0, 954.0, 960.0, 975.0, 1191.0, 1512.0, 1610.0, 1824.0, 1837.0, 1979.0, 2040.0, 2059.0, 2149.0, 2152.0, 2247.0, 2635.0, 2670.0, 2768.0, 3037.0, 3065.0, 3280.0, 3371.0, 3397.0, 3399.0, 3488.0, 3613.0, 3691.0, 3958.0, 3983.0, 4052.0, 4057.0, 4093.0, 4129.0, 4147.0, 4488.0, 4547.0, 4734.0, 4828.0, 4853.0, 5104.0, 5209.0, 5224.0, 5251.0, 5333.0, 5338.0, 53…
GO:0005201	MF	e	extracellular matrix structural constituent	10/234	137/29107	1.74957e-07	2	10	0.000386393	165.0, 3371.0, 3910.0, 4052.0, 4147.0, 6678.0, 8076.0, 8406.0, 25890.0, 157869.0
GO:0005509	MF	e	calcium ion binding	20/234	704/29107	1.23769e-06	5	20	0.00182229	824.0, 1824.0, 4052.0, 4147.0, 4634.0, 4853.0, 5333.0, 5648.0, 6678.0, 9104.0, 26025.0, 56099.0, 56100.0, 56105.0, 56106.0, 56110.0, 57088.0, 60681.0, 140576.0, 388677.0
GO:0050051	MF	e	leukotriene-B4 20-monooxygenase activity	3/234	5/29107	5.06906e-06	5	3	0.00559751	4051.0, 57834.0, 66002.0
GO:0008391	MF	e	arachidonic acid monooxygenase activity	3/234	7/29107	1.75313e-05	4	3	0.0154871	4051.0, 57834.0, 66002.0
GO:0004794	MF	e	L-threonine ammonia-lyase activity	2/234	2/29107	6.43564e-05	5	2	0.045196	10993.0, 113675.0
GO:0001968	MF	e	fibronectin binding	4/234	28/29107	7.16259e-05	3	4	0.045196	3488.0, 6385.0, 6423.0, 151887.0
