## Supplementary material for "Transcriptional and genetic sex differences for schizophrenia across the dorsolateral prefrontal cortex, hippocampus, and caudate nucleus": Data S4: GO_analysis_module_darkred.xlsx

### Sheet: Sheet1
GO	NS	enrichment	name	ratio_in_study	ratio_in_pop	p_uncorrected	depth	study_count	p_fdr_bh	study_items
GO:0006621	BP	e	protein retention in ER lumen	4/370	9/29107	3.07803e-06	7	4	0.0196156	8733.0, 10945.0, 10956.0, 11079.0
GO:0006890	BP	e	retrograde vesicle-mediated transport, Golgi to endoplasmic reticulum	7/370	50/29107	3.1633e-06	6	7	0.0196156	10945.0, 10960.0, 11070.0, 11079.0, 11316.0, 51614.0, 91949.0
GO:0006613	BP	e	cotranslational protein targeting to membrane	4/370	10/29107	5.07853e-06	9	4	0.0209947	6734.0, 6746.0, 29927.0, 64374.0
GO:0070062	CC	e	extracellular exosome	83/370	2169/29107	6.07303e-20	6	83	1.064e-16	353.0, 439.0, 550.0, 682.0, 1056.0, 1200.0, 1312.0, 1471.0, 1509.0, 1605.0, 1891.0, 1938.0, 2317.0, 2621.0, 2875.0, 2879.0, 2896.0, 3418.0, 3692.0, 3728.0, 3911.0, 3913.0, 4125.0, 4218.0, 4241.0, 4245.0, 4363.0, 4627.0, 4758.0, 5034.0, 5184.0, 5216.0, 5245.0, 5315.0, 5345.0, 5351.0, 5476.0, 5819.0, 6051.0, 6187.0, 6193.0, 6396.0, 6576.0, 6608.0, 6734.0, 6748.0, 7284.0, 8347.0, 8574.0, 8878.0, 969…
GO:0005789	CC	e	endoplasmic reticulum membrane	52/370	974/29107	2.07999e-18	4	52	1.82207e-15	267.0, 682.0, 1650.0, 1798.0, 2052.0, 2286.0, 2590.0, 3995.0, 4779.0, 5351.0, 6396.0, 6734.0, 6746.0, 6836.0, 7108.0, 8733.0, 9524.0, 9526.0, 10195.0, 10430.0, 10897.0, 10945.0, 10956.0, 10960.0, 10994.0, 11316.0, 22820.0, 22845.0, 23275.0, 29800.0, 29927.0, 51061.0, 51246.0, 51368.0, 51604.0, 51706.0, 54344.0, 54732.0, 54867.0, 54884.0, 55080.0, 56052.0, 57190.0, 57198.0, 64900.0, 79001.0, 81502…
GO:0016020	CC	e	membrane	78/370	2121/29107	1.0146e-17	2	78	5.92527e-15	267.0, 550.0, 682.0, 977.0, 1312.0, 1537.0, 1650.0, 1743.0, 1798.0, 1891.0, 1938.0, 2590.0, 2896.0, 2997.0, 3338.0, 3611.0, 3995.0, 4245.0, 4255.0, 4363.0, 4627.0, 4758.0, 4841.0, 5216.0, 5245.0, 5331.0, 5476.0, 6132.0, 6141.0, 6142.0, 6187.0, 6193.0, 6209.0, 6610.0, 6734.0, 7284.0, 7423.0, 8664.0, 8733.0, 8884.0, 9526.0, 9785.0, 10938.0, 10994.0, 11284.0, 23020.0, 23193.0, 23753.0, 27044.0, 2992…
GO:0005739	CC	e	mitochondrion	58/370	1307/29107	9.22907e-17	5	58	4.04233e-14	37.0, 578.0, 587.0, 598.0, 682.0, 740.0, 1537.0, 1743.0, 1891.0, 2232.0, 2876.0, 2879.0, 3028.0, 3418.0, 3980.0, 4728.0, 4967.0, 5018.0, 5245.0, 5315.0, 5832.0, 7284.0, 7384.0, 7517.0, 8192.0, 8659.0, 8733.0, 8834.0, 8878.0, 10399.0, 10587.0, 11284.0, 11331.0, 23203.0, 23474.0, 25824.0, 25973.0, 27166.0, 28960.0, 51706.0, 54936.0, 54978.0, 55168.0, 55753.0, 56997.0, 57017.0, 64342.0, 79594.0, 796…
GO:0005783	CC	e	endoplasmic reticulum	51/370	1036/29107	1.30073e-16	5	51	4.55775e-14	267.0, 550.0, 578.0, 598.0, 1471.0, 1650.0, 1774.0, 2286.0, 2896.0, 4041.0, 4043.0, 5034.0, 5351.0, 5476.0, 6141.0, 6610.0, 6748.0, 7108.0, 7355.0, 8733.0, 8878.0, 9524.0, 10195.0, 10945.0, 10956.0, 11079.0, 22820.0, 23753.0, 25870.0, 29800.0, 51246.0, 51293.0, 51614.0, 51763.0, 54344.0, 54732.0, 54867.0, 55080.0, 56052.0, 57134.0, 64342.0, 64374.0, 79001.0, 81502.0, 84885.0, 92305.0, 92579.0, 94…
GO:0005759	CC	e	mitochondrial matrix	24/370	381/29107	1.64935e-10	5	24	4.8161e-08	37.0, 587.0, 598.0, 1743.0, 2232.0, 2876.0, 3028.0, 3418.0, 4728.0, 4967.0, 5018.0, 5859.0, 8192.0, 8659.0, 10587.0, 23203.0, 23474.0, 25824.0, 25973.0, 54936.0, 55753.0, 80017.0, 128240.0, 373156.0
GO:0016021	CC	e	integral component of membrane	86/370	3525/29107	2.58275e-09	3	86	6.46427e-07	115.0, 267.0, 598.0, 1312.0, 1605.0, 1650.0, 1798.0, 2052.0, 2317.0, 3338.0, 3995.0, 4041.0, 4245.0, 4580.0, 4779.0, 5819.0, 5916.0, 6576.0, 6608.0, 6746.0, 6748.0, 6836.0, 8273.0, 8764.0, 9526.0, 9962.0, 10066.0, 10195.0, 10430.0, 10493.0, 10945.0, 10994.0, 11070.0, 25844.0, 26301.0, 27090.0, 29800.0, 51061.0, 51094.0, 51246.0, 51368.0, 51599.0, 51629.0, 51706.0, 53834.0, 54732.0, 54838.0, 54867…
GO:0030176	CC	e	integral component of endoplasmic reticulum membrane	13/370	121/29107	5.22876e-09	5	13	1.07419e-06	267.0, 550.0, 1798.0, 7108.0, 9524.0, 22845.0, 29927.0, 51398.0, 51604.0, 51614.0, 54344.0, 113419.0, 284361.0
GO:0005794	CC	e	Golgi apparatus	37/370	988/29107	5.5181e-09	5	37	1.07419e-06	267.0, 393.0, 1200.0, 1471.0, 2590.0, 2896.0, 4043.0, 4245.0, 6608.0, 7355.0, 8574.0, 10066.0, 10419.0, 10897.0, 10960.0, 11070.0, 11079.0, 11316.0, 22820.0, 23193.0, 23275.0, 25844.0, 25865.0, 26301.0, 29800.0, 29952.0, 53834.0, 54732.0, 54867.0, 55974.0, 56927.0, 57198.0, 78992.0, 84875.0, 84885.0, 91949.0, 140606.0
GO:0005793	CC	e	endoplasmic reticulum-Golgi intermediate compartment	9/370	77/29107	5.92742e-07	5	9	0.000103848	4043.0, 5034.0, 6836.0, 10897.0, 10945.0, 10960.0, 11079.0, 22820.0, 54732.0
GO:0005829	CC	e	cytosol	104/370	5293/29107	2.44504e-06	2	104	0.000389428	267.0, 353.0, 393.0, 578.0, 598.0, 977.0, 1312.0, 1605.0, 1743.0, 1891.0, 1938.0, 2317.0, 2875.0, 2876.0, 2879.0, 2948.0, 2997.0, 3069.0, 3418.0, 3611.0, 3692.0, 3728.0, 4218.0, 4343.0, 4627.0, 4779.0, 5034.0, 5216.0, 5256.0, 5315.0, 5331.0, 5441.0, 5531.0, 5859.0, 5863.0, 6132.0, 6141.0, 6142.0, 6187.0, 6193.0, 6209.0, 6396.0, 7517.0, 8347.0, 8574.0, 8659.0, 8664.0, 8666.0, 8733.0, 8878.0, 9696.…
GO:0030133	CC	e	transport vesicle	9/370	93/29107	2.95656e-06	7	9	0.000431658	6836.0, 10066.0, 10945.0, 11316.0, 22820.0, 25844.0, 53834.0, 54732.0, 78992.0
GO:0005743	CC	e	mitochondrial inner membrane	18/370	404/29107	5.08354e-06	5	18	0.000685105	598.0, 740.0, 1537.0, 2232.0, 5245.0, 5832.0, 6576.0, 7384.0, 11331.0, 23203.0, 25915.0, 51629.0, 55168.0, 57017.0, 81554.0, 150209.0, 192286.0, 197257.0
GO:0045252	CC	e	oxoglutarate dehydrogenase complex	3/370	4/29107	8.07349e-06	5	3	0.00101034	1743.0, 4967.0, 55753.0
GO:0030173	CC	e	integral component of Golgi membrane	7/370	62/29107	1.36666e-05	5	7	0.00159626	2590.0, 7355.0, 10897.0, 11079.0, 51614.0, 57134.0, 113419.0
GO:0042765	CC	e	GPI-anchor transamidase complex	3/370	5/29107	1.9993e-05	6	3	0.00218923	8733.0, 51604.0, 94005.0
GO:0005788	CC	e	endoplasmic reticulum lumen	14/370	306/29107	4.26442e-05	5	14	0.00439486	1471.0, 1605.0, 2621.0, 3913.0, 4241.0, 5034.0, 10956.0, 23193.0, 23753.0, 25870.0, 51246.0, 64374.0, 140606.0, 339123.0
GO:0033116	CC	e	endoplasmic reticulum-Golgi intermediate compartment membrane	7/370	75/29107	4.78881e-05	5	7	0.00466111	4245.0, 6836.0, 10897.0, 10945.0, 10960.0, 51614.0, 54732.0
GO:0000139	CC	e	Golgi membrane	20/370	587/29107	7.35038e-05	5	20	0.00677783	682.0, 2590.0, 4218.0, 4245.0, 6836.0, 7355.0, 10945.0, 10960.0, 11070.0, 11316.0, 22820.0, 26301.0, 27090.0, 54732.0, 55080.0, 55974.0, 57134.0, 64132.0, 84885.0, 91949.0
GO:0005925	CC	e	focal adhesion	16/370	418/29107	0.000103174	5	16	0.009038	682.0, 977.0, 1605.0, 2317.0, 3611.0, 3728.0, 4627.0, 5034.0, 5216.0, 5819.0, 6132.0, 6141.0, 6187.0, 6193.0, 6209.0, 7106.0
GO:0043231	CC	e	intracellular membrane-bounded organelle	25/370	847/29107	0.000113849	4	25	0.00949822	492.0, 682.0, 1312.0, 1605.0, 1650.0, 1798.0, 4125.0, 4758.0, 5476.0, 6396.0, 6608.0, 7108.0, 8878.0, 9057.0, 10066.0, 10587.0, 10897.0, 10938.0, 23193.0, 25824.0, 25844.0, 29952.0, 54978.0, 91949.0, 220002.0
GO:0030134	CC	e	COPII-coated ER to Golgi transport vesicle	5/370	40/29107	0.00014746	8	5	0.011741	10897.0, 10960.0, 51614.0, 54732.0, 113419.0
GO:0005886	CC	e	plasma membrane	85/370	4502/29107	0.000154135	3	85	0.011741	115.0, 492.0, 682.0, 977.0, 1312.0, 1395.0, 1471.0, 1605.0, 1650.0, 1938.0, 2046.0, 2057.0, 2130.0, 2317.0, 2896.0, 3028.0, 3069.0, 3611.0, 3728.0, 4041.0, 4043.0, 4218.0, 4241.0, 4363.0, 4627.0, 4758.0, 5245.0, 5256.0, 5348.0, 5531.0, 5819.0, 6051.0, 6573.0, 6608.0, 6610.0, 6764.0, 6836.0, 7106.0, 8764.0, 8884.0, 9057.0, 9231.0, 9696.0, 9962.0, 10430.0, 10723.0, 10938.0, 11079.0, 11180.0, 11331.…
GO:0035632	CC	e	mitochondrial prohibitin complex	2/370	2/29107	0.000161157	4	2	0.0117644	5245.0, 11331.0
GO:0022626	CC	e	cytosolic ribosome	6/370	76/29107	0.000418894	6	6	0.0293561	6132.0, 6141.0, 6142.0, 6187.0, 6193.0, 6209.0
GO:0043260	CC	e	laminin-11 complex	2/370	3/29107	0.000479395	3	2	0.0323038	3911.0, 3913.0
GO:0042788	CC	e	polysomal ribosome	4/370	32/29107	0.000697225	6	4	0.0452422	1938.0, 6132.0, 6141.0, 6142.0
GO:0016323	CC	e	basolateral plasma membrane	10/370	228/29107	0.000724625	4	10	0.0453408	682.0, 1605.0, 4363.0, 6573.0, 8884.0, 9057.0, 9962.0, 23428.0, 113235.0, 222962.0
GO:0031314	CC	e	extrinsic component of mitochondrial inner membrane	3/370	15/29107	0.000827533	4	3	0.0499944	37.0, 56997.0, 79934.0
GO:0005515	MF	e	protein binding	292/370	12418/29107	2.41372e-46	2	292	1.06614e-42	37.0, 267.0, 353.0, 393.0, 439.0, 492.0, 550.0, 578.0, 598.0, 682.0, 740.0, 741.0, 977.0, 1056.0, 1200.0, 1312.0, 1395.0, 1471.0, 1509.0, 1537.0, 1605.0, 1650.0, 1743.0, 1774.0, 1798.0, 1891.0, 1912.0, 1938.0, 2052.0, 2057.0, 2101.0, 2130.0, 2286.0, 2317.0, 2590.0, 2621.0, 2872.0, 2879.0, 2896.0, 2948.0, 2997.0, 3028.0, 3069.0, 3338.0, 3611.0, 3692.0, 3728.0, 3913.0, 3980.0, 3995.0, 4041.0, 4043.…
GO:0042802	MF	e	identical protein binding	44/370	1495/29107	2.81273e-07	3	44	0.000621192	37.0, 267.0, 578.0, 598.0, 1471.0, 1798.0, 1912.0, 2057.0, 2130.0, 2317.0, 2879.0, 4440.0, 4627.0, 4779.0, 4841.0, 5819.0, 5832.0, 6396.0, 7423.0, 8192.0, 8347.0, 8659.0, 8878.0, 10419.0, 10938.0, 11070.0, 11331.0, 23020.0, 23474.0, 23549.0, 25776.0, 25870.0, 28960.0, 51094.0, 51171.0, 51181.0, 53834.0, 55135.0, 64374.0, 79594.0, 84680.0, 114991.0, 128240.0, 257364.0
GO:0045296	MF	e	cadherin binding	15/370	315/29107	1.43308e-05	4	15	0.0210998	682.0, 1938.0, 2317.0, 3069.0, 3728.0, 4627.0, 5216.0, 5315.0, 5331.0, 6187.0, 10399.0, 10938.0, 11313.0, 27044.0, 64855.0
