## Supplementary material for "Transcriptional and genetic sex differences for schizophrenia across the dorsolateral prefrontal cortex, hippocampus, and caudate nucleus": Data S4: GO_analysis_module_darkturquoise.xlsx

### Sheet: Sheet1
GO	NS	enrichment	name	ratio_in_study	ratio_in_pop	p_uncorrected	depth	study_count	p_fdr_bh	study_items
GO:0006357	BP	e	regulation of transcription by RNA polymerase II	52/326	1598/29107	4.34335e-12	10	52	5.38662e-08	196.0, 1998.0, 2908.0, 3344.0, 4848.0, 5451.0, 6671.0, 7541.0, 7562.0, 7581.0, 7586.0, 7594.0, 7627.0, 7705.0, 7769.0, 7789.0, 9031.0, 9988.0, 11262.0, 22938.0, 29117.0, 29994.0, 30832.0, 54816.0, 55758.0, 56242.0, 58486.0, 58487.0, 65251.0, 79800.0, 79811.0, 80264.0, 80314.0, 84146.0, 84458.0, 84671.0, 90338.0, 91975.0, 117608.0, 134187.0, 147929.0, 147948.0, 195828.0, 253639.0, 285349.0, 339500…
GO:0006355	BP	e	regulation of transcription, DNA-templated	21/326	499/29107	2.65944e-07	9	21	0.00164912	196.0, 2908.0, 3344.0, 5324.0, 7335.0, 7562.0, 7581.0, 7705.0, 9209.0, 9988.0, 23528.0, 50809.0, 50862.0, 54816.0, 56242.0, 79685.0, 80264.0, 148203.0, 339500.0, 349075.0, 440515.0
GO:0005634	CC	e	nucleus	118/326	5386/29107	4.06346e-14	5	118	7.11918e-11	196.0, 580.0, 667.0, 989.0, 1739.0, 1998.0, 2072.0, 2177.0, 2770.0, 2908.0, 3344.0, 3516.0, 4848.0, 4891.0, 5422.0, 5451.0, 5511.0, 5525.0, 6870.0, 6908.0, 7335.0, 7541.0, 7562.0, 7581.0, 7586.0, 7594.0, 7627.0, 7705.0, 7769.0, 7789.0, 7957.0, 8073.0, 8301.0, 8898.0, 8939.0, 9354.0, 9444.0, 9557.0, 9824.0, 9857.0, 9988.0, 10181.0, 10250.0, 10513.0, 11011.0, 11262.0, 11340.0, 22909.0, 22938.0, 232…
GO:0005737	CC	e	cytoplasm	91/326	4724/29107	8.86816e-08	2	91	7.76851e-05	196.0, 580.0, 667.0, 889.0, 950.0, 1073.0, 1739.0, 1781.0, 2339.0, 2770.0, 2908.0, 3516.0, 4848.0, 4891.0, 5082.0, 5311.0, 5358.0, 5511.0, 5525.0, 5906.0, 6444.0, 6870.0, 6908.0, 7335.0, 7782.0, 8073.0, 8675.0, 8898.0, 8939.0, 9043.0, 9354.0, 9444.0, 9857.0, 9926.0, 10020.0, 10314.0, 10487.0, 10513.0, 10818.0, 11141.0, 11183.0, 11340.0, 22938.0, 23287.0, 23376.0, 25801.0, 27109.0, 29117.0, 29899.…
GO:0005654	CC	e	nucleoplasm	77/326	3805/29107	2.04638e-07	2	77	0.000119508	196.0, 580.0, 667.0, 1998.0, 2072.0, 2177.0, 2187.0, 2908.0, 3344.0, 3516.0, 4848.0, 5324.0, 5422.0, 5427.0, 5451.0, 5511.0, 5557.0, 6671.0, 6908.0, 7335.0, 7541.0, 9031.0, 9044.0, 9557.0, 9988.0, 10181.0, 10250.0, 10513.0, 11340.0, 22909.0, 22936.0, 22938.0, 23243.0, 23528.0, 25983.0, 26009.0, 27030.0, 29117.0, 30832.0, 51076.0, 51174.0, 51244.0, 51426.0, 51585.0, 54494.0, 54780.0, 55120.0, 5516…
GO:0005813	CC	e	centrosome	20/326	527/29107	2.51278e-06	3	20	0.0011006	1781.0, 1783.0, 2770.0, 5324.0, 5525.0, 9662.0, 9738.0, 9857.0, 29899.0, 51735.0, 54801.0, 57560.0, 64770.0, 79598.0, 80071.0, 85444.0, 134359.0, 163786.0, 168448.0, 282809.0
GO:0016604	CC	e	nuclear body	14/326	321/29107	1.80318e-05	2	14	0.00631833	1998.0, 2177.0, 5427.0, 9031.0, 22938.0, 51426.0, 54463.0, 54494.0, 54780.0, 55120.0, 55726.0, 79811.0, 91975.0, 286053.0
GO:0005829	CC	e	cytosol	88/326	5293/29107	8.74546e-05	2	88	0.0255367	196.0, 262.0, 667.0, 989.0, 1739.0, 1781.0, 1783.0, 1998.0, 2177.0, 2339.0, 2729.0, 2908.0, 3799.0, 4848.0, 5082.0, 5150.0, 5324.0, 5358.0, 5422.0, 5525.0, 5906.0, 6167.0, 6655.0, 6671.0, 6801.0, 6814.0, 7326.0, 7335.0, 7541.0, 7705.0, 8073.0, 8301.0, 8675.0, 8898.0, 9043.0, 9557.0, 9662.0, 9738.0, 9765.0, 9824.0, 9988.0, 10020.0, 10250.0, 10767.0, 10818.0, 11340.0, 22863.0, 22909.0, 23041.0, 232…
GO:0031985	CC	e	Golgi cisterna	3/326	10/29107	0.000157583	4	3	0.0394409	2681.0, 8675.0, 27314.0
GO:0005814	CC	e	centriole	8/326	144/29107	0.000228793	5	8	0.0420157	9662.0, 9738.0, 9857.0, 51174.0, 85444.0, 134359.0, 163786.0, 282809.0
GO:0005769	CC	e	early endosome	11/326	268/29107	0.000239816	8	11	0.0420157	4891.0, 5906.0, 8073.0, 8301.0, 9765.0, 27342.0, 51019.0, 57590.0, 83737.0, 123606.0, 222236.0
GO:0005576	CC	p	extracellular region	6/326	1854/29107	0.000214553	2	6	0.0420157	590.0, 10487.0, 25801.0, 50859.0, 51125.0, 387921.0
GO:0005515	MF	e	protein binding	206/326	12418/29107	7.65681e-14	2	206	3.38201e-10	196.0, 214.0, 262.0, 580.0, 590.0, 667.0, 889.0, 950.0, 989.0, 1073.0, 1739.0, 1781.0, 1998.0, 2072.0, 2177.0, 2187.0, 2235.0, 2339.0, 2530.0, 2531.0, 2729.0, 2770.0, 2908.0, 3344.0, 3516.0, 3799.0, 4848.0, 4891.0, 5082.0, 5311.0, 5422.0, 5427.0, 5451.0, 5511.0, 5525.0, 5557.0, 5789.0, 5906.0, 6655.0, 6671.0, 6801.0, 6814.0, 6870.0, 6908.0, 7326.0, 7335.0, 7541.0, 7586.0, 7627.0, 7705.0, 7782.0, …
GO:0000981	MF	e	DNA-binding transcription factor activity, RNA polymerase II-specific	38/326	1242/29107	2.3151e-08	3	38	5.1129e-05	196.0, 1998.0, 2908.0, 3344.0, 3516.0, 5324.0, 5451.0, 6671.0, 7562.0, 7586.0, 7627.0, 7705.0, 9988.0, 11262.0, 23528.0, 30832.0, 54816.0, 56242.0, 58486.0, 58487.0, 79800.0, 80264.0, 84146.0, 84671.0, 90338.0, 91975.0, 117608.0, 134187.0, 147929.0, 147948.0, 195828.0, 253639.0, 339500.0, 339559.0, 345462.0, 349075.0, 440515.0, 100101467.0
GO:0000978	MF	e	RNA polymerase II cis-regulatory region sequence-specific DNA binding	36/326	1178/29107	5.75261e-08	9	36	8.42609e-05	2908.0, 3516.0, 5324.0, 5451.0, 6671.0, 6908.0, 7541.0, 7562.0, 7581.0, 7586.0, 7594.0, 7705.0, 7769.0, 9988.0, 23528.0, 30832.0, 54816.0, 56242.0, 65251.0, 79800.0, 80264.0, 84146.0, 84671.0, 90338.0, 91975.0, 117608.0, 134187.0, 147929.0, 195828.0, 285349.0, 339500.0, 345462.0, 349075.0, 440515.0, 619279.0, 100101467.0
GO:0046872	MF	e	metal ion binding	55/326	2297/29107	7.6306e-08	4	55	8.42609e-05	580.0, 5150.0, 5324.0, 6167.0, 6671.0, 7541.0, 7562.0, 7581.0, 7586.0, 7594.0, 7627.0, 7769.0, 7789.0, 9765.0, 10020.0, 10181.0, 11262.0, 22875.0, 23528.0, 26515.0, 27109.0, 29994.0, 30832.0, 50862.0, 51426.0, 51809.0, 54467.0, 54816.0, 55120.0, 56242.0, 58486.0, 64172.0, 65251.0, 80264.0, 80895.0, 84146.0, 84671.0, 90338.0, 91975.0, 116984.0, 117608.0, 147929.0, 147948.0, 153129.0, 192669.0, 195…
GO:0003677	MF	e	DNA binding	26/326	921/29107	1.74904e-05	4	26	0.015451	196.0, 2072.0, 3516.0, 5422.0, 5427.0, 5451.0, 5511.0, 6655.0, 7594.0, 7705.0, 9044.0, 10042.0, 10181.0, 10250.0, 11262.0, 26009.0, 27342.0, 29994.0, 50809.0, 51507.0, 58486.0, 58487.0, 79685.0, 79800.0, 84458.0, 148203.0
