## Supplementary material for "Transcriptional and genetic sex differences for schizophrenia across the dorsolateral prefrontal cortex, hippocampus, and caudate nucleus": Data S4: GO_analysis_module_green.xlsx

### Sheet: Sheet1
GO	NS	enrichment	name	ratio_in_study	ratio_in_pop	p_uncorrected	depth	study_count	p_fdr_bh	study_items
GO:0000122	BP	e	negative regulation of transcription by RNA polymerase II	58/821	894/29107	6.3805e-09	11	58	7.91309e-05	1869.0, 1877.0, 2033.0, 2077.0, 2307.0, 3297.0, 3661.0, 4782.0, 4784.0, 4851.0, 5977.0, 6668.0, 6778.0, 6911.0, 6929.0, 6944.0, 7376.0, 7442.0, 7593.0, 7633.0, 7709.0, 7755.0, 7936.0, 7975.0, 8241.0, 8427.0, 9112.0, 9569.0, 9580.0, 9880.0, 10155.0, 10174.0, 10401.0, 10459.0, 10524.0, 10608.0, 11060.0, 23598.0, 51547.0, 51548.0, 51564.0, 51588.0, 54623.0, 55192.0, 55657.0, 55957.0, 56257.0, 57332.…
GO:0006357	BP	e	regulation of transcription by RNA polymerase II	84/821	1598/29107	3.83805e-08	10	84	0.000237998	1388.0, 1869.0, 1874.0, 1877.0, 2077.0, 2307.0, 2648.0, 2738.0, 3297.0, 3661.0, 3727.0, 4782.0, 4784.0, 4899.0, 5253.0, 5585.0, 6668.0, 6778.0, 6837.0, 6911.0, 6929.0, 7023.0, 7392.0, 7621.0, 7629.0, 7633.0, 7694.0, 7709.0, 7755.0, 7975.0, 7988.0, 8289.0, 8427.0, 8625.0, 9580.0, 9726.0, 9880.0, 9923.0, 9968.0, 10318.0, 10401.0, 10608.0, 10629.0, 23211.0, 23361.0, 23598.0, 50485.0, 51588.0, 54923.…
GO:0006281	BP	e	DNA repair	23/821	235/29107	2.61799e-07	7	23	0.00108228	1454.0, 2067.0, 2189.0, 3297.0, 3978.0, 4595.0, 5424.0, 5976.0, 9400.0, 10039.0, 10155.0, 10445.0, 22897.0, 50485.0, 51149.0, 51547.0, 57109.0, 80198.0, 84444.0, 84787.0, 84939.0, 126549.0, 283899.0
GO:0045944	BP	e	positive regulation of transcription by RNA polymerase II	61/821	1107/29107	6.83742e-07	11	61	0.00211994	25.0, 207.0, 1388.0, 1856.0, 1857.0, 1869.0, 1874.0, 1877.0, 2033.0, 2648.0, 2852.0, 3297.0, 3661.0, 3727.0, 4302.0, 4782.0, 4784.0, 4851.0, 4899.0, 5598.0, 5977.0, 6666.0, 6778.0, 6911.0, 6929.0, 7023.0, 7376.0, 7392.0, 7469.0, 7593.0, 7629.0, 7709.0, 7936.0, 8625.0, 9181.0, 9794.0, 9968.0, 10318.0, 10432.0, 10445.0, 10524.0, 23126.0, 23135.0, 23361.0, 24148.0, 51547.0, 53635.0, 56963.0, 57506.0…
GO:0015031	BP	e	protein transport	28/821	357/29107	1.32863e-06	5	28	0.00329554	81.0, 6293.0, 8086.0, 8888.0, 9546.0, 9842.0, 9907.0, 10067.0, 10482.0, 23225.0, 25839.0, 51272.0, 53916.0, 55738.0, 57130.0, 64285.0, 64689.0, 79585.0, 79643.0, 79874.0, 80199.0, 84342.0, 84971.0, 90203.0, 93343.0, 113178.0, 127829.0, 158056.0
GO:0045893	BP	e	positive regulation of transcription, DNA-templated	38/821	637/29107	1.63636e-05	10	38	0.0289916	81.0, 207.0, 1616.0, 1857.0, 1869.0, 2033.0, 2648.0, 3609.0, 4851.0, 5253.0, 5371.0, 5585.0, 5609.0, 6929.0, 7023.0, 7376.0, 8289.0, 8312.0, 9049.0, 9112.0, 9757.0, 9968.0, 10155.0, 10459.0, 10524.0, 10629.0, 11243.0, 23598.0, 23636.0, 27005.0, 29998.0, 30827.0, 55223.0, 57658.0, 63906.0, 79364.0, 81603.0, 84662.0
GO:0097039	BP	e	protein linear polyubiquitination	3/821	3/29107	2.23611e-05	11	3	0.0308136	10616.0, 55072.0, 81858.0
GO:0032049	BP	e	cardiolipin biosynthetic process	4/821	8/29107	4.01781e-05	9	4	0.0498289	6901.0, 8398.0, 9489.0, 376497.0
GO:0035195	BP	p	gene silencing by miRNA	1/821	557/29107	3.44809e-06	9	1	0.00712721	400931.0
GO:0050911	BP	p	detection of chemical stimulus involved in sensory perception of smell	0/821	401/29107	2.16837e-05	5	0	0.0308136
GO:0005654	CC	e	nucleoplasm	261/821	3805/29107	2.56446e-45	2	261	4.49294e-42	23.0, 25.0, 207.0, 208.0, 333.0, 661.0, 790.0, 1059.0, 1186.0, 1196.0, 1198.0, 1454.0, 1464.0, 1468.0, 1616.0, 1797.0, 1849.0, 1856.0, 1869.0, 1874.0, 1877.0, 2033.0, 2067.0, 2077.0, 2189.0, 2314.0, 2648.0, 2771.0, 2852.0, 2972.0, 2976.0, 3014.0, 3297.0, 3609.0, 3654.0, 3661.0, 3727.0, 3978.0, 4123.0, 4595.0, 4782.0, 4795.0, 4851.0, 4899.0, 4926.0, 5253.0, 5371.0, 5424.0, 5438.0, 5439.0, 5514.0, …
GO:0005634	CC	e	nucleus	272/821	5386/29107	3.60491e-24	5	272	2.96506e-21	25.0, 81.0, 207.0, 208.0, 274.0, 581.0, 790.0, 842.0, 984.0, 1059.0, 1196.0, 1198.0, 1388.0, 1454.0, 1468.0, 1616.0, 1773.0, 1775.0, 1797.0, 1856.0, 1869.0, 2033.0, 2077.0, 2307.0, 2314.0, 2539.0, 2593.0, 2648.0, 2738.0, 2852.0, 2972.0, 3014.0, 3297.0, 3300.0, 3609.0, 3636.0, 3654.0, 3661.0, 3978.0, 4302.0, 4337.0, 4595.0, 4782.0, 4784.0, 4795.0, 4817.0, 4851.0, 4899.0, 4924.0, 4926.0, 5253.0, 53…
GO:0005829	CC	e	cytosol	268/821	5293/29107	5.07715e-24	2	268	2.96506e-21	23.0, 25.0, 30.0, 81.0, 207.0, 208.0, 215.0, 274.0, 392.0, 581.0, 661.0, 755.0, 790.0, 842.0, 883.0, 1120.0, 1155.0, 1445.0, 1454.0, 1616.0, 1725.0, 1760.0, 1797.0, 1849.0, 1856.0, 1857.0, 2033.0, 2077.0, 2189.0, 2314.0, 2356.0, 2539.0, 2584.0, 2593.0, 2671.0, 2771.0, 2852.0, 3257.0, 3297.0, 3300.0, 3636.0, 3654.0, 3661.0, 3705.0, 4123.0, 4215.0, 4337.0, 4636.0, 4795.0, 4832.0, 4851.0, 4899.0, 49…
GO:0005737	CC	e	cytoplasm	220/821	4724/29107	6.22996e-15	2	220	2.72872e-12	25.0, 81.0, 101.0, 207.0, 215.0, 274.0, 392.0, 581.0, 755.0, 790.0, 842.0, 883.0, 949.0, 984.0, 1120.0, 1155.0, 1445.0, 1454.0, 1725.0, 1727.0, 1775.0, 1849.0, 1856.0, 1869.0, 1874.0, 1877.0, 2067.0, 2314.0, 2356.0, 2539.0, 2584.0, 2593.0, 2771.0, 2852.0, 3257.0, 3297.0, 3609.0, 3654.0, 3661.0, 3978.0, 4215.0, 4817.0, 5091.0, 5298.0, 5335.0, 5339.0, 5371.0, 5585.0, 5598.0, 5609.0, 5745.0, 5976.0,…
GO:0016607	CC	e	nuclear speck	42/821	411/29107	7.78904e-13	3	42	2.72928e-10	1196.0, 1198.0, 3014.0, 3636.0, 5681.0, 6015.0, 6625.0, 6915.0, 6944.0, 8106.0, 8175.0, 8241.0, 9092.0, 9794.0, 9904.0, 9907.0, 10401.0, 10432.0, 10454.0, 10482.0, 11176.0, 11338.0, 22985.0, 23524.0, 24144.0, 24148.0, 30827.0, 51547.0, 54540.0, 55898.0, 56731.0, 57109.0, 57602.0, 64852.0, 79228.0, 80764.0, 81926.0, 84271.0, 84662.0, 91647.0, 124245.0, 146705.0
GO:0043231	CC	e	intracellular membrane-bounded organelle	53/821	847/29107	7.43204e-08	4	53	2.17015e-05	208.0, 755.0, 949.0, 1186.0, 2539.0, 2548.0, 2852.0, 2990.0, 3978.0, 5589.0, 5977.0, 7392.0, 8824.0, 9080.0, 9112.0, 9150.0, 9374.0, 9794.0, 9842.0, 9869.0, 10067.0, 10400.0, 10948.0, 11243.0, 22905.0, 22994.0, 26088.0, 26505.0, 27301.0, 51231.0, 54498.0, 54896.0, 54982.0, 56949.0, 57171.0, 57192.0, 57658.0, 79058.0, 79874.0, 80174.0, 80279.0, 80709.0, 80764.0, 81926.0, 84232.0, 84444.0, 114879.0…
GO:0016020	CC	e	membrane	102/821	2121/29107	1.21325e-07	2	102	3.03658e-05	23.0, 30.0, 215.0, 274.0, 581.0, 790.0, 1186.0, 1198.0, 1717.0, 1727.0, 2539.0, 2548.0, 2584.0, 2771.0, 2990.0, 3609.0, 4924.0, 5211.0, 5298.0, 5339.0, 5424.0, 6158.0, 6293.0, 6339.0, 6449.0, 7051.0, 7297.0, 7841.0, 7920.0, 8086.0, 8482.0, 9159.0, 9266.0, 9361.0, 9567.0, 9704.0, 9780.0, 9894.0, 9904.0, 9968.0, 10139.0, 10307.0, 10755.0, 10985.0, 11060.0, 11184.0, 23218.0, 23225.0, 23511.0, 24148.…
GO:0005694	CC	e	chromosome	19/821	198/29107	3.7795e-06	5	19	0.00082771	1059.0, 2033.0, 4926.0, 8815.0, 8888.0, 9400.0, 9869.0, 9904.0, 10459.0, 51608.0, 57654.0, 78994.0, 79173.0, 79813.0, 80764.0, 83642.0, 92822.0, 114785.0, 199990.0
GO:0005739	CC	e	mitochondrion	66/821	1307/29107	4.92914e-06	5	66	0.00095954	25.0, 207.0, 581.0, 617.0, 755.0, 842.0, 883.0, 1375.0, 1468.0, 1727.0, 2189.0, 2356.0, 2639.0, 2671.0, 3609.0, 3661.0, 3978.0, 4595.0, 4713.0, 4817.0, 5091.0, 5442.0, 6901.0, 7023.0, 7442.0, 7755.0, 8398.0, 9238.0, 9361.0, 9489.0, 9776.0, 9812.0, 10400.0, 10948.0, 11194.0, 23241.0, 23417.0, 26164.0, 27301.0, 51079.0, 51117.0, 56652.0, 57153.0, 57506.0, 60528.0, 64978.0, 80179.0, 80724.0, 80726.0…
GO:0005635	CC	e	nuclear envelope	17/821	182/29107	1.72042e-05	4	17	0.00301417	23.0, 274.0, 581.0, 1773.0, 2852.0, 8086.0, 8379.0, 8815.0, 9112.0, 23225.0, 23511.0, 23636.0, 55627.0, 79641.0, 84514.0, 200014.0, 221496.0
GO:0016604	CC	e	nuclear body	23/821	321/29107	4.76839e-05	2	23	0.00759475	25.0, 81.0, 1059.0, 1196.0, 1616.0, 1856.0, 5514.0, 6895.0, 7469.0, 7536.0, 7936.0, 8189.0, 9894.0, 10039.0, 23383.0, 29085.0, 51593.0, 54487.0, 54971.0, 79228.0, 79813.0, 90933.0, 199990.0
GO:0071797	CC	e	LUBAC complex	3/821	4/29107	8.7559e-05	5	3	0.0127836	10616.0, 55072.0, 81858.0
GO:0005813	CC	e	centrosome	31/821	527/29107	0.000145459	3	31	0.0196034	1869.0, 2648.0, 2771.0, 3014.0, 3297.0, 4926.0, 5977.0, 8086.0, 8379.0, 8636.0, 9150.0, 22897.0, 22994.0, 23354.0, 23503.0, 23636.0, 26005.0, 49856.0, 56928.0, 57701.0, 79874.0, 80279.0, 80709.0, 84936.0, 85302.0, 91978.0, 93343.0, 116840.0, 201255.0, 283234.0, 353116.0
GO:0005789	CC	e	endoplasmic reticulum membrane	48/821	974/29107	0.000231556	4	48	0.0289776	215.0, 581.0, 1388.0, 1717.0, 1727.0, 1760.0, 2166.0, 2852.0, 4851.0, 5681.0, 6811.0, 7311.0, 7841.0, 8326.0, 9632.0, 9776.0, 9780.0, 10400.0, 10869.0, 10948.0, 23130.0, 23225.0, 27315.0, 54788.0, 54982.0, 55627.0, 55716.0, 57104.0, 57130.0, 57171.0, 64285.0, 64598.0, 64788.0, 79087.0, 79415.0, 79603.0, 81490.0, 84270.0, 84447.0, 84720.0, 90522.0, 91289.0, 91304.0, 114879.0, 114881.0, 129807.0, 1…
GO:0043202	CC	e	lysosomal lumen	10/821	95/29107	0.0003514	6	10	0.0410435	410.0, 1464.0, 2548.0, 2588.0, 2990.0, 6609.0, 8722.0, 9374.0, 63827.0, 129807.0
GO:0005515	MF	e	protein binding	588/821	12418/29107	8.50739e-65	2	588	3.75772e-61	23.0, 25.0, 30.0, 81.0, 101.0, 207.0, 208.0, 215.0, 274.0, 333.0, 392.0, 410.0, 581.0, 617.0, 649.0, 755.0, 842.0, 883.0, 949.0, 984.0, 1155.0, 1186.0, 1196.0, 1198.0, 1302.0, 1375.0, 1388.0, 1445.0, 1454.0, 1468.0, 1616.0, 1717.0, 1725.0, 1727.0, 1731.0, 1760.0, 1773.0, 1849.0, 1856.0, 1857.0, 1869.0, 1874.0, 1877.0, 2033.0, 2067.0, 2077.0, 2166.0, 2189.0, 2314.0, 2539.0, 2584.0, 2593.0, 2648.0,…
GO:0046872	MF	e	metal ion binding	140/821	2297/29107	2.44264e-18	4	140	5.39456e-15	208.0, 1302.0, 1445.0, 1760.0, 1877.0, 2356.0, 2588.0, 2738.0, 2771.0, 2972.0, 3978.0, 4122.0, 4123.0, 4215.0, 4302.0, 4337.0, 4595.0, 4832.0, 5091.0, 5192.0, 5211.0, 5424.0, 5514.0, 5977.0, 5986.0, 6015.0, 6650.0, 6668.0, 7051.0, 7442.0, 7593.0, 7621.0, 7629.0, 7633.0, 7694.0, 7709.0, 7726.0, 8241.0, 8751.0, 9463.0, 9640.0, 9726.0, 9842.0, 9880.0, 9923.0, 10101.0, 10106.0, 10524.0, 10616.0, 1086…
GO:0003677	MF	e	DNA binding	65/821	921/29107	1.69361e-11	4	65	2.49356e-08	25.0, 661.0, 1059.0, 1773.0, 1775.0, 1869.0, 1874.0, 2033.0, 2067.0, 2307.0, 2976.0, 3014.0, 3297.0, 3609.0, 3661.0, 3978.0, 4924.0, 5371.0, 5424.0, 5439.0, 5514.0, 6666.0, 6881.0, 6911.0, 6929.0, 6944.0, 7023.0, 7376.0, 7542.0, 7726.0, 8289.0, 8815.0, 8940.0, 9191.0, 9328.0, 9580.0, 9640.0, 9869.0, 10155.0, 10629.0, 22827.0, 23126.0, 23598.0, 25946.0, 27301.0, 27343.0, 27434.0, 51092.0, 51588.0,…
GO:0003723	MF	e	RNA binding	83/821	1389/29107	1.21806e-10	4	83	1.34504e-07	23.0, 81.0, 984.0, 1198.0, 1454.0, 3609.0, 5339.0, 5442.0, 5514.0, 5976.0, 6158.0, 6624.0, 6625.0, 6626.0, 7165.0, 7536.0, 7936.0, 8106.0, 8175.0, 8241.0, 8449.0, 8940.0, 9092.0, 9130.0, 9138.0, 9238.0, 9567.0, 9704.0, 9904.0, 10155.0, 10432.0, 10482.0, 10985.0, 11083.0, 11100.0, 11176.0, 11338.0, 22827.0, 22985.0, 23211.0, 23264.0, 23524.0, 24148.0, 25946.0, 26093.0, 26528.0, 27037.0, 27238.0, 5…
GO:0003713	MF	e	transcription coactivator activity	24/821	232/29107	5.07041e-08	3	24	4.4792e-05	25.0, 81.0, 1616.0, 2033.0, 2648.0, 4851.0, 5253.0, 8289.0, 9049.0, 9112.0, 9794.0, 9968.0, 10155.0, 10524.0, 10629.0, 11243.0, 24148.0, 27005.0, 55223.0, 57658.0, 79364.0, 81603.0, 84922.0, 283149.0
GO:0000978	MF	e	RNA polymerase II cis-regulatory region sequence-specific DNA binding	64/821	1178/29107	5.83234e-07	9	64	0.000429358	1388.0, 1869.0, 1874.0, 1877.0, 2307.0, 2738.0, 3297.0, 3661.0, 3727.0, 4782.0, 4784.0, 4899.0, 6666.0, 6668.0, 6778.0, 6911.0, 6929.0, 7023.0, 7376.0, 7392.0, 7593.0, 7629.0, 7694.0, 7709.0, 7755.0, 7975.0, 7988.0, 9112.0, 9569.0, 9580.0, 9726.0, 9880.0, 9923.0, 9968.0, 10013.0, 10608.0, 23135.0, 23361.0, 23598.0, 55311.0, 55657.0, 55663.0, 56731.0, 57567.0, 57593.0, 57658.0, 83463.0, 84619.0, 8…
GO:0008270	MF	e	zinc ion binding	49/821	810/29107	7.33697e-07	6	49	0.000462963	101.0, 649.0, 790.0, 2033.0, 4324.0, 5253.0, 5371.0, 5438.0, 5976.0, 6609.0, 7186.0, 7376.0, 7536.0, 7542.0, 7726.0, 7755.0, 7988.0, 8175.0, 8427.0, 9112.0, 9181.0, 9632.0, 9757.0, 9869.0, 10013.0, 10072.0, 10155.0, 10401.0, 23053.0, 23220.0, 25946.0, 26001.0, 27301.0, 30827.0, 51548.0, 51588.0, 55223.0, 57140.0, 60509.0, 65249.0, 79813.0, 80174.0, 81603.0, 90933.0, 92822.0, 113878.0, 130617.0, 7…
GO:0043130	MF	e	ubiquitin binding	13/821	91/29107	1.64371e-06	4	13	0.000840932	3300.0, 10013.0, 10616.0, 23636.0, 26088.0, 51160.0, 55072.0, 55666.0, 81858.0, 93343.0, 130617.0, 199990.0, 390595.0
GO:0042802	MF	e	identical protein binding	75/821	1495/29107	1.71347e-06	3	75	0.000840932	207.0, 215.0, 274.0, 333.0, 581.0, 649.0, 790.0, 949.0, 1196.0, 1198.0, 1445.0, 1725.0, 1731.0, 1856.0, 2539.0, 3297.0, 3654.0, 3661.0, 4851.0, 5091.0, 5211.0, 6449.0, 6626.0, 6778.0, 6881.0, 6895.0, 7051.0, 7126.0, 7186.0, 7442.0, 7536.0, 7988.0, 8241.0, 8312.0, 8379.0, 8398.0, 8636.0, 8815.0, 9080.0, 9351.0, 9361.0, 9463.0, 9580.0, 9817.0, 10318.0, 10616.0, 10755.0, 22827.0, 23371.0, 23417.0, 2…
GO:0001227	MF	e	DNA-binding transcription repressor activity, RNA polymerase II-specific	23/821	308/29107	2.50719e-05	4	23	0.0100675	1877.0, 2077.0, 2307.0, 3297.0, 3661.0, 6668.0, 6929.0, 7593.0, 7633.0, 7709.0, 7755.0, 7975.0, 8427.0, 9569.0, 9580.0, 9880.0, 23598.0, 55657.0, 84619.0, 138151.0, 146542.0, 200014.0, 221527.0
GO:0070742	MF	e	C2H2 zinc finger domain binding	5/821	15/29107	4.18564e-05	4	5	0.0154066	11338.0, 23524.0, 79364.0, 79813.0, 80764.0
GO:0003682	MF	e	chromatin binding	27/821	418/29107	7.18368e-05	2	27	0.0226645	661.0, 1059.0, 2033.0, 2648.0, 2852.0, 5424.0, 5585.0, 5976.0, 6015.0, 7469.0, 7936.0, 8888.0, 9112.0, 9869.0, 9968.0, 10155.0, 23598.0, 23636.0, 51149.0, 51547.0, 51564.0, 54623.0, 57597.0, 84787.0, 90378.0, 114785.0, 200186.0
GO:0019899	MF	e	enzyme binding	25/821	369/29107	8.11798e-05	3	25	0.023184	207.0, 215.0, 790.0, 1616.0, 3014.0, 3727.0, 4851.0, 5424.0, 5609.0, 6881.0, 6895.0, 7186.0, 7515.0, 8312.0, 8815.0, 9463.0, 9546.0, 10013.0, 10401.0, 11100.0, 11338.0, 22985.0, 29894.0, 64852.0, 112869.0
GO:0010484	MF	e	H3 histone acetyltransferase activity	3/821	4/29107	8.7559e-05	10	3	0.023184	2033.0, 2648.0, 8888.0
GO:0005524	MF	e	ATP binding	67/821	1458/29107	8.92298e-05	8	67	0.023184	23.0, 25.0, 207.0, 208.0, 215.0, 617.0, 790.0, 984.0, 1120.0, 1186.0, 1196.0, 1198.0, 1445.0, 1454.0, 1760.0, 2356.0, 2584.0, 3654.0, 3705.0, 3978.0, 4215.0, 4832.0, 5091.0, 5211.0, 5298.0, 5585.0, 5598.0, 5609.0, 5681.0, 5976.0, 6199.0, 7297.0, 7442.0, 8449.0, 9361.0, 9400.0, 9489.0, 9704.0, 10101.0, 10298.0, 11184.0, 11194.0, 25981.0, 26873.0, 50485.0, 51079.0, 51231.0, 54963.0, 56652.0, 56975.…
GO:0004984	MF	p	olfactory receptor activity	0/821	399/29107	2.11962e-05	4	0	0.00936235
GO:0004930	MF	p	G protein-coupled receptor activity	4/821	684/29107	5.21677e-05	4	4	0.017725	2840.0, 2852.0, 8326.0, 9283.0
