## Supplementary material for "Transcriptional and genetic sex differences for schizophrenia across the dorsolateral prefrontal cortex, hippocampus, and caudate nucleus": Data S4: GO_analysis_module_greenyellow.xlsx

### Sheet: Sheet1
GO	NS	enrichment	name	ratio_in_study	ratio_in_pop	p_uncorrected	depth	study_count	p_fdr_bh	study_items
GO:0006396	BP	e	RNA processing	24/471	422/29107	1.30439e-07	7	24	0.0016177	677802.0, 767565.0, 767566.0, 767578.0, 767579.0, 767585.0, 767589.0, 767595.0, 767597.0, 767603.0, 767604.0, 767609.0, 767610.0, 767611.0, 100033447.0, 100033448.0, 100033800.0, 100033806.0, 100033809.0, 100033812.0, 100033813.0, 100033814.0, 100033816.0, 100033822.0
GO:0086010	BP	e	membrane depolarization during action potential	5/471	16/29107	4.09486e-06	5	5	0.0253922	6323.0, 6326.0, 6328.0, 6332.0, 7533.0
GO:2000369	BP	e	regulation of clathrin-dependent endocytosis	4/471	9/29107	7.99799e-06	8	4	0.0300673	6456.0, 9829.0, 9892.0, 60682.0
GO:1902600	BP	e	proton transmembrane transport	10/471	107/29107	9.69756e-06	8	10	0.0300673	291.0, 523.0, 526.0, 528.0, 529.0, 1337.0, 1349.0, 9551.0, 51382.0, 133308.0
GO:0005829	CC	e	cytosol	143/471	5293/29107	1.08573e-10	2	143	1.9022e-07	523.0, 526.0, 528.0, 529.0, 673.0, 891.0, 2173.0, 2617.0, 2744.0, 2868.0, 2932.0, 2941.0, 3251.0, 3326.0, 3964.0, 4168.0, 4190.0, 4591.0, 4649.0, 4692.0, 4738.0, 5007.0, 5136.0, 5144.0, 5218.0, 5230.0, 5432.0, 5478.0, 5550.0, 5567.0, 5601.0, 5695.0, 5710.0, 5719.0, 5824.0, 5889.0, 6456.0, 6491.0, 6611.0, 6622.0, 6633.0, 6733.0, 7334.0, 7342.0, 7532.0, 7533.0, 8195.0, 8526.0, 8799.0, 8945.0, 9025.…
GO:0005730	CC	e	nucleolus	46/471	1186/29107	5.11525e-08	5	46	3.32776e-05	5007.0, 6733.0, 9240.0, 9378.0, 9793.0, 10200.0, 10687.0, 10940.0, 10969.0, 25875.0, 27042.0, 27067.0, 29089.0, 55140.0, 55759.0, 55922.0, 64769.0, 79871.0, 80335.0, 91368.0, 118460.0, 285855.0, 677802.0, 767565.0, 767566.0, 767578.0, 767579.0, 767585.0, 767589.0, 767595.0, 767597.0, 767603.0, 767604.0, 767609.0, 767610.0, 767611.0, 100033447.0, 100033448.0, 100033800.0, 100033806.0, 100033809.0,…
GO:0005739	CC	e	mitochondrion	49/471	1307/29107	5.69823e-08	5	49	3.32776e-05	291.0, 384.0, 670.0, 1337.0, 2617.0, 2744.0, 2932.0, 3326.0, 4704.0, 4714.0, 4725.0, 5601.0, 5889.0, 6622.0, 7416.0, 7419.0, 8604.0, 8799.0, 9016.0, 9551.0, 10059.0, 10102.0, 23710.0, 25875.0, 26278.0, 28958.0, 51031.0, 51263.0, 51649.0, 54332.0, 54704.0, 55335.0, 55744.0, 55750.0, 55812.0, 55967.0, 56993.0, 63933.0, 64112.0, 64756.0, 65005.0, 65260.0, 81889.0, 83693.0, 93974.0, 94081.0, 135154.0…
GO:0005634	CC	e	nucleus	134/471	5386/29107	1.14907e-07	5	134	5.03292e-05	403.0, 673.0, 891.0, 2173.0, 2259.0, 2932.0, 3326.0, 4175.0, 4674.0, 4675.0, 4692.0, 4704.0, 4738.0, 5136.0, 5144.0, 5178.0, 5218.0, 5432.0, 5478.0, 5550.0, 5567.0, 5601.0, 5695.0, 5710.0, 5719.0, 5889.0, 6014.0, 6612.0, 6622.0, 6633.0, 6733.0, 6880.0, 7158.0, 7334.0, 7342.0, 7416.0, 7419.0, 7762.0, 7766.0, 8187.0, 8195.0, 8363.0, 9025.0, 9070.0, 9315.0, 9530.0, 9581.0, 9837.0, 10200.0, 10363.0, …
GO:0005737	CC	e	cytoplasm	119/471	4724/29107	3.97641e-07	2	119	0.000139333	92.0, 384.0, 403.0, 631.0, 659.0, 891.0, 2254.0, 2259.0, 2560.0, 2617.0, 2743.0, 2868.0, 2932.0, 2977.0, 3251.0, 3326.0, 3964.0, 4139.0, 4168.0, 4591.0, 4738.0, 5007.0, 5218.0, 5478.0, 5550.0, 5601.0, 5824.0, 5889.0, 6014.0, 6328.0, 6456.0, 6491.0, 6612.0, 6622.0, 6638.0, 6733.0, 6857.0, 7158.0, 7334.0, 7532.0, 7533.0, 8195.0, 8526.0, 9108.0, 9217.0, 9240.0, 9315.0, 9397.0, 9472.0, 9530.0, 9793.0…
GO:0000221	CC	e	vacuolar proton-transporting V-type ATPase, V1 domain	4/471	8/29107	4.50099e-06	5	4	0.00116553	523.0, 526.0, 528.0, 529.0
GO:0005654	CC	e	nucleoplasm	97/471	3805/29107	4.65679e-06	2	97	0.00116553	403.0, 523.0, 659.0, 891.0, 1993.0, 2932.0, 3326.0, 4175.0, 4692.0, 4704.0, 4738.0, 5007.0, 5218.0, 5432.0, 5567.0, 5601.0, 5695.0, 5710.0, 5719.0, 5824.0, 5889.0, 6323.0, 6612.0, 6633.0, 6638.0, 6733.0, 6827.0, 6880.0, 7158.0, 7182.0, 7334.0, 7342.0, 8363.0, 8526.0, 8799.0, 8945.0, 9025.0, 9070.0, 9240.0, 9837.0, 9917.0, 10102.0, 10200.0, 10940.0, 10962.0, 22849.0, 22861.0, 22950.0, 23028.0, 230…
GO:0030424	CC	e	axon	18/471	324/29107	6.70122e-06	5	18	0.00146757	885.0, 2566.0, 2617.0, 2932.0, 3747.0, 4897.0, 6323.0, 6326.0, 6328.0, 6332.0, 6622.0, 6857.0, 6860.0, 22876.0, 23077.0, 26278.0, 51062.0, 55605.0
GO:0005743	CC	e	mitochondrial inner membrane	20/471	404/29107	1.15491e-05	5	20	0.00224823	291.0, 1337.0, 1349.0, 4714.0, 4725.0, 6622.0, 8604.0, 9016.0, 9551.0, 25875.0, 51263.0, 51649.0, 54460.0, 55744.0, 55750.0, 55967.0, 65005.0, 133308.0, 728568.0, 100287932.0
GO:0016469	CC	e	proton-transporting two-sector ATPase complex	3/471	4/29107	1.66393e-05	3	3	0.0029152	523.0, 528.0, 529.0
GO:0031305	CC	e	integral component of mitochondrial inner membrane	6/471	41/29107	4.83817e-05	6	6	0.00770588	28958.0, 55744.0, 55750.0, 63933.0, 94081.0, 100287932.0
GO:0045202	CC	e	synapse	18/471	407/29107	0.000132056	3	18	0.0183691	1404.0, 2557.0, 2560.0, 2566.0, 2743.0, 2744.0, 3747.0, 4649.0, 6014.0, 6860.0, 8825.0, 10313.0, 22849.0, 26575.0, 29767.0, 79608.0, 130574.0, 375567.0
GO:0001518	CC	e	voltage-gated sodium channel complex	4/471	17/29107	0.0001363	7	4	0.0183691	6323.0, 6326.0, 6328.0, 6332.0
GO:0005515	MF	e	protein binding	299/471	12418/29107	5.95451e-20	2	299	2.6301e-16	92.0, 291.0, 384.0, 403.0, 523.0, 526.0, 528.0, 529.0, 631.0, 659.0, 673.0, 885.0, 891.0, 1337.0, 1349.0, 1993.0, 2132.0, 2173.0, 2259.0, 2566.0, 2617.0, 2743.0, 2744.0, 2932.0, 2941.0, 2977.0, 2983.0, 3251.0, 3326.0, 3479.0, 3964.0, 4139.0, 4168.0, 4175.0, 4190.0, 4232.0, 4591.0, 4649.0, 4674.0, 4675.0, 4692.0, 4704.0, 4725.0, 4738.0, 4897.0, 5007.0, 5066.0, 5144.0, 5218.0, 5230.0, 5432.0, 5478.…
GO:0046961	MF	e	proton-transporting ATPase activity, rotational mechanism	5/471	17/29107	5.72396e-06	8	5	0.0126414	523.0, 526.0, 528.0, 529.0, 51382.0
GO:0004930	MF	p	G protein-coupled receptor activity	0/471	684/29107	2.07954e-05	4	0	0.0306178
