## Supplementary material for "Transcriptional and genetic sex differences for schizophrenia across the dorsolateral prefrontal cortex, hippocampus, and caudate nucleus": Data S4: GO_analysis_module_grey.xlsx

### Sheet: Sheet1
GO	NS	enrichment	name	ratio_in_study	ratio_in_pop	p_uncorrected	depth	study_count	p_fdr_bh	study_items
GO:0050911	BP	p	detection of chemical stimulus involved in sensory perception of smell	3/2324	401/29107	4.46557e-11	5	3	5.5382e-07	4993.0, 26659.0, 138799.0
GO:0005743	CC	e	mitochondrial inner membrane	69/2324	404/29107	1.61772e-09	5	69	2.83424e-06	212.0, 292.0, 293.0, 498.0, 521.0, 1329.0, 1351.0, 1355.0, 1543.0, 1723.0, 2021.0, 2806.0, 4508.0, 4509.0, 4512.0, 4513.0, 4514.0, 4536.0, 4537.0, 4538.0, 4539.0, 4540.0, 4541.0, 4694.0, 4695.0, 4700.0, 4701.0, 4710.0, 4726.0, 5625.0, 6150.0, 6389.0, 10166.0, 10229.0, 10989.0, 23107.0, 23409.0, 25880.0, 29074.0, 30968.0, 51081.0, 51264.0, 54539.0, 54948.0, 54977.0, 55052.0, 60386.0, 63875.0, 6443…
GO:0005739	CC	e	mitochondrion	152/2324	1307/29107	2.39434e-06	5	152	0.00209744	211.0, 212.0, 275.0, 292.0, 293.0, 498.0, 506.0, 521.0, 593.0, 637.0, 1329.0, 1346.0, 1351.0, 1355.0, 1719.0, 1723.0, 2237.0, 2288.0, 2395.0, 2534.0, 2646.0, 2731.0, 2747.0, 2806.0, 2874.0, 3309.0, 3712.0, 3735.0, 4084.0, 4513.0, 4514.0, 4521.0, 4541.0, 4694.0, 4701.0, 4710.0, 4720.0, 5105.0, 5106.0, 5162.0, 5163.0, 5366.0, 5625.0, 5692.0, 5997.0, 6150.0, 6271.0, 6341.0, 6389.0, 6648.0, 7022.0, 8…
GO:0005747	CC	e	mitochondrial respiratory chain complex I	14/2324	48/29107	1.47612e-05	6	14	0.00684322	4536.0, 4537.0, 4538.0, 4539.0, 4540.0, 4694.0, 4695.0, 4700.0, 4701.0, 4710.0, 4720.0, 4726.0, 54539.0, 126328.0
GO:0005634	CC	e	nucleus	509/2324	5386/29107	1.56952e-05	5	509	0.00684322	190.0, 213.0, 292.0, 293.0, 330.0, 334.0, 429.0, 445.0, 506.0, 858.0, 875.0, 881.0, 890.0, 993.0, 1050.0, 1051.0, 1104.0, 1153.0, 1193.0, 1201.0, 1390.0, 1459.0, 1460.0, 1602.0, 1642.0, 1663.0, 1911.0, 1947.0, 1958.0, 1959.0, 1978.0, 2021.0, 2118.0, 2140.0, 2172.0, 2178.0, 2203.0, 2237.0, 2255.0, 2256.0, 2275.0, 2295.0, 2300.0, 2305.0, 2354.0, 2521.0, 2534.0, 2643.0, 2644.0, 2735.0, 2736.0, 2874.…
GO:0005654	CC	e	nucleoplasm	372/2324	3805/29107	1.95298e-05	2	372	0.00684322	190.0, 211.0, 275.0, 330.0, 645.0, 699.0, 839.0, 874.0, 890.0, 993.0, 1050.0, 1051.0, 1104.0, 1153.0, 1193.0, 1238.0, 1355.0, 1459.0, 1460.0, 1477.0, 1642.0, 1663.0, 1723.0, 1911.0, 1958.0, 1959.0, 2010.0, 2118.0, 2140.0, 2178.0, 2224.0, 2237.0, 2288.0, 2289.0, 2305.0, 2324.0, 2354.0, 2521.0, 2587.0, 2643.0, 2644.0, 2646.0, 2731.0, 2735.0, 2736.0, 2874.0, 2960.0, 2966.0, 2968.0, 3018.0, 3191.0, 3…
GO:0000786	CC	e	nucleosome	22/2324	107/29107	3.24425e-05	3	22	0.0094732	3008.0, 3018.0, 3662.0, 8330.0, 8335.0, 8339.0, 8340.0, 8342.0, 8343.0, 8353.0, 8357.0, 8360.0, 8361.0, 8362.0, 8364.0, 8365.0, 9555.0, 85236.0, 92815.0, 121504.0, 317772.0, 554313.0
GO:0005762	CC	e	mitochondrial large ribosomal subunit	14/2324	54/29107	6.3006e-05	6	14	0.0157695	6150.0, 29074.0, 51264.0, 54948.0, 55052.0, 63875.0, 64979.0, 64981.0, 65003.0, 65080.0, 79590.0, 84545.0, 116540.0, 116541.0
GO:0000228	CC	e	nuclear chromosome	13/2324	52/29107	0.000170481	6	13	0.0332512	3550.0, 3725.0, 8353.0, 8357.0, 8360.0, 8361.0, 8362.0, 8364.0, 8365.0, 9555.0, 54984.0, 121504.0, 554313.0
GO:0005759	CC	e	mitochondrial matrix	52/2324	381/29107	0.00017773	5	52	0.0332512	211.0, 212.0, 275.0, 498.0, 506.0, 593.0, 2395.0, 2647.0, 2731.0, 2747.0, 2806.0, 3712.0, 3735.0, 4521.0, 4720.0, 5106.0, 5162.0, 5163.0, 5625.0, 6041.0, 6648.0, 9692.0, 10588.0, 10667.0, 10965.0, 23395.0, 23409.0, 23438.0, 23590.0, 25902.0, 29960.0, 51205.0, 51657.0, 54949.0, 55066.0, 55217.0, 55856.0, 57001.0, 57546.0, 60493.0, 63970.0, 84266.0, 84706.0, 91689.0, 92935.0, 117145.0, 122961.0, 13…
GO:0035658	CC	e	Mon1-Ccz1 complex	4/2324	5/29107	0.00018979	2	4	0.0332512	22879.0, 29919.0, 51622.0, 221960.0
GO:0000981	MF	e	DNA-binding transcription factor activity, RNA polymerase II-specific	146/2324	1242/29107	2.25623e-06	3	146	0.00477862	429.0, 1050.0, 1051.0, 1390.0, 1602.0, 1958.0, 1959.0, 2118.0, 2295.0, 2300.0, 2305.0, 2354.0, 2735.0, 2736.0, 3175.0, 3662.0, 3725.0, 4084.0, 4223.0, 4776.0, 4824.0, 4901.0, 4929.0, 5093.0, 5316.0, 5456.0, 5915.0, 5971.0, 5993.0, 6258.0, 6493.0, 6945.0, 7022.0, 7024.0, 7071.0, 7291.0, 7421.0, 7549.0, 7553.0, 7568.0, 7571.0, 7580.0, 7617.0, 7626.0, 7638.0, 7691.0, 7692.0, 7711.0, 7718.0, 7728.0, …
GO:0004129	MF	e	cytochrome-c oxidase activity	9/2324	18/29107	3.24561e-06	7	9	0.00477862	1329.0, 1346.0, 1351.0, 1355.0, 4512.0, 4513.0, 4514.0, 6834.0, 84701.0
GO:0000978	MF	e	RNA polymerase II cis-regulatory region sequence-specific DNA binding	137/2324	1178/29107	8.10691e-06	9	137	0.00895206	429.0, 1050.0, 1051.0, 1390.0, 1602.0, 1958.0, 1959.0, 2118.0, 2295.0, 2300.0, 2354.0, 2735.0, 2736.0, 3175.0, 3662.0, 3725.0, 4084.0, 4223.0, 4582.0, 4776.0, 4824.0, 4901.0, 4929.0, 5316.0, 5325.0, 5456.0, 5915.0, 5971.0, 5993.0, 6258.0, 6294.0, 6945.0, 7022.0, 7024.0, 7026.0, 7071.0, 7421.0, 7549.0, 7553.0, 7571.0, 7580.0, 7582.0, 7617.0, 7626.0, 7638.0, 7691.0, 7704.0, 7711.0, 7718.0, 7728.0, …
GO:0008137	MF	e	NADH dehydrogenase (ubiquinone) activity	13/2324	42/29107	1.45657e-05	7	13	0.0128673	4536.0, 4537.0, 4538.0, 4539.0, 4540.0, 4541.0, 4694.0, 4695.0, 4700.0, 4701.0, 4710.0, 4720.0, 4726.0
GO:0030170	MF	e	pyridoxal phosphate binding	15/2324	55/29107	1.8052e-05	5	15	0.0132893	211.0, 212.0, 213.0, 875.0, 1491.0, 2731.0, 2806.0, 3067.0, 5837.0, 23042.0, 55034.0, 55258.0, 84706.0, 283970.0, 102724560.0
GO:0046872	MF	e	metal ion binding	236/2324	2297/29107	4.94264e-05	4	236	0.031188	114.0, 249.0, 330.0, 480.0, 593.0, 833.0, 875.0, 1300.0, 1301.0, 1329.0, 1460.0, 1534.0, 1663.0, 1815.0, 1959.0, 2021.0, 2140.0, 2203.0, 2222.0, 2224.0, 2275.0, 2521.0, 2534.0, 2735.0, 2769.0, 2960.0, 3048.0, 3081.0, 3486.0, 3621.0, 3633.0, 4081.0, 4171.0, 4494.0, 4495.0, 4499.0, 4504.0, 4512.0, 4521.0, 4720.0, 4892.0, 4940.0, 4998.0, 5152.0, 5325.0, 5373.0, 5429.0, 5587.0, 5649.0, 5987.0, 6041.0…
GO:0005515	MF	e	protein binding	1083/2324	12418/29107	6.88103e-05	2	1083	0.0364478	58.0, 150.0, 177.0, 190.0, 211.0, 212.0, 213.0, 249.0, 292.0, 293.0, 330.0, 334.0, 338.0, 341.0, 362.0, 363.0, 364.0, 366.0, 372.0, 429.0, 445.0, 480.0, 498.0, 506.0, 517.0, 521.0, 533.0, 582.0, 593.0, 637.0, 645.0, 662.0, 699.0, 762.0, 799.0, 833.0, 839.0, 858.0, 874.0, 875.0, 881.0, 890.0, 919.0, 921.0, 923.0, 947.0, 993.0, 1039.0, 1050.0, 1051.0, 1104.0, 1133.0, 1138.0, 1139.0, 1143.0, 1153.0,…
GO:0008527	MF	e	taste receptor activity	7/2324	15/29107	7.42654e-05	4	7	0.0364478	50831.0, 50832.0, 50835.0, 50836.0, 50839.0, 54429.0, 259289.0
GO:0033038	MF	e	bitter taste receptor activity	8/2324	20/29107	8.57156e-05	5	8	0.0378606	50831.0, 50832.0, 50835.0, 50836.0, 50839.0, 54429.0, 259289.0, 259292.0
GO:0004984	MF	p	olfactory receptor activity	3/2324	399/29107	4.27149e-11	4	3	1.88672e-07	4993.0, 26659.0, 138799.0
