## Supplementary material for "Transcriptional and genetic sex differences for schizophrenia across the dorsolateral prefrontal cortex, hippocampus, and caudate nucleus": Data S4: GO_analysis_module_lightcyan.xlsx

### Sheet: Sheet1
GO	NS	enrichment	name	ratio_in_study	ratio_in_pop	p_uncorrected	depth	study_count	p_fdr_bh	study_items
GO:0042391	BP	e	regulation of membrane potential	10/401	97/29107	9.54361e-07	3	10	0.011836	88.0, 1136.0, 1142.0, 2742.0, 2899.0, 9699.0, 9783.0, 27133.0, 90134.0, 120892.0
GO:0005886	CC	e	plasma membrane	106/401	4502/29107	1.26117e-08	3	106	2.20956e-05	88.0, 93.0, 624.0, 779.0, 1004.0, 1005.0, 1043.0, 1129.0, 1136.0, 1142.0, 1184.0, 1803.0, 1946.0, 2042.0, 2322.0, 2674.0, 2690.0, 2742.0, 2834.0, 2888.0, 2893.0, 2899.0, 3062.0, 3269.0, 3351.0, 3352.0, 3355.0, 3768.0, 3777.0, 5205.0, 5295.0, 5999.0, 6331.0, 6469.0, 6732.0, 7010.0, 7222.0, 7976.0, 8490.0, 8744.0, 8792.0, 8853.0, 9055.0, 9340.0, 9590.0, 9628.0, 10003.0, 10886.0, 11122.0, 22854.0, 2…
GO:0016021	CC	e	integral component of membrane	80/401	3525/29107	6.5195e-06	3	80	0.00559765	1004.0, 1005.0, 1129.0, 1136.0, 1142.0, 1803.0, 2690.0, 3768.0, 4249.0, 4259.0, 6331.0, 6489.0, 7903.0, 7976.0, 8707.0, 8744.0, 8792.0, 9340.0, 9481.0, 10003.0, 10090.0, 10349.0, 10690.0, 11122.0, 23231.0, 23240.0, 23245.0, 23251.0, 23266.0, 23333.0, 23596.0, 26035.0, 26154.0, 26280.0, 27201.0, 50507.0, 51301.0, 51744.0, 53346.0, 56475.0, 57084.0, 57146.0, 60482.0, 64579.0, 79669.0, 79937.0, 8002…
GO:0005887	CC	e	integral component of plasma membrane	41/401	1413/29107	9.58502e-06	4	41	0.00559765	93.0, 624.0, 1129.0, 1136.0, 1142.0, 1184.0, 2042.0, 2322.0, 2523.0, 2690.0, 2742.0, 2834.0, 2899.0, 3062.0, 3269.0, 3351.0, 3352.0, 3355.0, 3777.0, 5205.0, 6098.0, 6335.0, 7010.0, 7222.0, 9723.0, 10371.0, 10886.0, 11122.0, 23266.0, 23596.0, 27133.0, 27328.0, 57575.0, 59350.0, 84109.0, 84189.0, 84539.0, 90134.0, 129293.0, 223117.0, 344758.0
GO:0045202	CC	e	synapse	18/401	407/29107	1.67019e-05	3	18	0.00731545	785.0, 869.0, 1129.0, 1136.0, 1142.0, 2742.0, 3062.0, 3269.0, 3352.0, 3355.0, 3777.0, 6196.0, 25924.0, 60482.0, 116443.0, 341359.0, 345557.0, 402117.0
