## Supplementary material for "Transcriptional and genetic sex differences for schizophrenia across the dorsolateral prefrontal cortex, hippocampus, and caudate nucleus": Data S4: GO_analysis_module_lightgreen.xlsx

### Sheet: Sheet1
GO	NS	enrichment	name	ratio_in_study	ratio_in_pop	p_uncorrected	depth	study_count	p_fdr_bh	study_items
GO:0006955	BP	e	immune response	22/374	298/29107	5.81769e-11	2	22	7.2151e-07	1514.0, 1896.0, 2113.0, 2213.0, 2217.0, 3105.0, 3106.0, 3107.0, 3117.0, 3118.0, 3134.0, 3561.0, 3600.0, 3603.0, 5168.0, 5896.0, 6351.0, 7852.0, 8741.0, 8743.0, 10225.0, 30835.0
GO:0007165	BP	e	signal transduction	35/374	1075/29107	5.48126e-07	4	35	0.00339893	307.0, 308.0, 1140.0, 1896.0, 2064.0, 2200.0, 2213.0, 2359.0, 2787.0, 3068.0, 3561.0, 3600.0, 3603.0, 3702.0, 3707.0, 3959.0, 4046.0, 5894.0, 5998.0, 6351.0, 7075.0, 7205.0, 8412.0, 8611.0, 8741.0, 8743.0, 9051.0, 10276.0, 11018.0, 11186.0, 64167.0, 85360.0, 143872.0, 255394.0, 283349.0
GO:0002486	BP	e	antigen processing and presentation of endogenous peptide antigen via MHC class I via ER pathway, TAP-independent	4/374	7/29107	9.10649e-07	7	4	0.00376462	3105.0, 3106.0, 3107.0, 3134.0
GO:0043066	BP	e	negative regulation of apoptotic process	21/374	484/29107	1.50696e-06	7	21	0.00467232	307.0, 308.0, 358.0, 369.0, 475.0, 847.0, 1603.0, 3303.0, 3304.0, 4790.0, 5894.0, 6134.0, 7009.0, 10105.0, 10630.0, 11167.0, 51176.0, 56892.0, 81567.0, 81788.0, 84942.0
GO:0043123	BP	e	positive regulation of I-kappaB kinase/NF-kappaB signaling	12/374	186/29107	5.71362e-06	8	12	0.013908	1896.0, 1936.0, 3551.0, 4919.0, 6737.0, 8743.0, 9516.0, 60401.0, 79971.0, 80833.0, 85363.0, 114769.0
GO:0002250	BP	e	adaptive immune response	12/374	189/29107	6.72861e-06	3	12	0.013908	1514.0, 3106.0, 3107.0, 3117.0, 3118.0, 3127.0, 3702.0, 5896.0, 7006.0, 30835.0, 64167.0, 84876.0
GO:0070370	BP	e	cellular heat acclimation	3/374	5/29107	2.06459e-05	6	3	0.0365787	3303.0, 3304.0, 440498.0
GO:0051092	BP	e	positive regulation of NF-kappaB transcription factor activity	10/374	152/29107	2.89947e-05	12	10	0.0390163	847.0, 1896.0, 3303.0, 3304.0, 3551.0, 4919.0, 6737.0, 60401.0, 85363.0, 114769.0
GO:0045087	BP	e	innate immune response	18/374	461/29107	3.43163e-05	6	18	0.0390163	283.0, 1435.0, 3105.0, 3106.0, 3107.0, 3429.0, 3430.0, 3551.0, 6737.0, 9051.0, 30835.0, 56658.0, 79792.0, 84282.0, 85363.0, 89122.0, 140564.0, 340061.0
GO:0046718	BP	e	viral entry into host cell	8/374	97/29107	3.68398e-05	6	8	0.0390163	1378.0, 1514.0, 3303.0, 3304.0, 6575.0, 7852.0, 8673.0, 30835.0
GO:0019886	BP	e	antigen processing and presentation of exogenous peptide antigen via MHC class II	5/374	30/29107	3.73038e-05	5	5	0.0390163	1514.0, 2213.0, 3117.0, 3118.0, 3127.0
GO:0010468	BP	e	regulation of gene expression	12/374	225/29107	3.82757e-05	5	12	0.0390163	999.0, 4299.0, 4904.0, 6737.0, 7048.0, 10140.0, 10362.0, 25987.0, 51374.0, 56658.0, 85363.0, 89122.0
GO:0016139	BP	e	glycoside catabolic process	3/374	6/29107	4.08976e-05	6	3	0.0390163	2519.0, 2717.0, 4668.0
GO:0017148	BP	e	negative regulation of translation	7/374	76/29107	5.58254e-05	8	7	0.0494534	283.0, 811.0, 4904.0, 6470.0, 10140.0, 23521.0, 197135.0
GO:0070062	CC	e	extracellular exosome	79/374	2169/29107	1.99759e-17	6	79	3.49977e-14	221.0, 307.0, 308.0, 347.0, 358.0, 634.0, 706.0, 760.0, 811.0, 847.0, 873.0, 928.0, 967.0, 999.0, 1378.0, 1476.0, 1497.0, 1514.0, 1522.0, 2050.0, 2195.0, 2202.0, 2519.0, 2717.0, 2787.0, 3105.0, 3106.0, 3107.0, 3127.0, 3303.0, 3304.0, 3732.0, 3931.0, 3959.0, 4046.0, 4637.0, 4668.0, 4669.0, 4904.0, 5269.0, 5349.0, 5479.0, 5696.0, 5721.0, 5725.0, 6122.0, 6203.0, 6239.0, 6470.0, 6575.0, 7094.0, 7852.…
GO:0005886	CC	e	plasma membrane	121/374	4502/29107	2.4529e-16	3	121	2.14874e-13	151.0, 221.0, 307.0, 358.0, 634.0, 760.0, 847.0, 928.0, 967.0, 999.0, 1378.0, 1435.0, 1497.0, 1514.0, 1522.0, 1896.0, 1945.0, 2013.0, 2050.0, 2064.0, 2180.0, 2195.0, 2213.0, 2359.0, 2619.0, 2787.0, 3105.0, 3106.0, 3107.0, 3117.0, 3118.0, 3127.0, 3134.0, 3185.0, 3303.0, 3304.0, 3561.0, 3603.0, 3702.0, 3732.0, 3764.0, 4007.0, 4046.0, 4092.0, 4682.0, 4855.0, 4919.0, 5168.0, 5269.0, 5349.0, 5551.0, 5…
GO:0016020	CC	e	membrane	71/374	2121/29107	7.97625e-14	2	71	4.65813e-11	308.0, 634.0, 811.0, 831.0, 847.0, 928.0, 1265.0, 1435.0, 1603.0, 1896.0, 2180.0, 2787.0, 3105.0, 3106.0, 3107.0, 3117.0, 3134.0, 3185.0, 3430.0, 3561.0, 3703.0, 3707.0, 3959.0, 4046.0, 4172.0, 4637.0, 5479.0, 5551.0, 5721.0, 5725.0, 6134.0, 6143.0, 6184.0, 6203.0, 6238.0, 6560.0, 6575.0, 7009.0, 8412.0, 8602.0, 8611.0, 8673.0, 8741.0, 9051.0, 9368.0, 9902.0, 9961.0, 10103.0, 10105.0, 10186.0, 10…
GO:0005829	CC	e	cytosol	119/374	5293/29107	1.97688e-10	2	119	8.65875e-08	32.0, 54.0, 141.0, 151.0, 221.0, 283.0, 308.0, 369.0, 475.0, 595.0, 675.0, 706.0, 760.0, 811.0, 831.0, 847.0, 873.0, 1029.0, 1030.0, 1476.0, 1936.0, 2013.0, 2050.0, 2064.0, 2176.0, 3155.0, 3185.0, 3303.0, 3304.0, 3430.0, 3551.0, 3561.0, 3600.0, 3603.0, 3702.0, 3707.0, 4000.0, 4092.0, 4637.0, 4682.0, 4772.0, 4773.0, 4790.0, 4855.0, 4904.0, 5264.0, 5269.0, 5551.0, 5696.0, 5721.0, 5723.0, 5894.0, 59…
GO:0005925	CC	e	focal adhesion	25/374	418/29107	2.53923e-10	5	25	8.89745e-08	308.0, 811.0, 847.0, 928.0, 1265.0, 1466.0, 2195.0, 3303.0, 3304.0, 3603.0, 5479.0, 6122.0, 6143.0, 6203.0, 7094.0, 7145.0, 7205.0, 8412.0, 8462.0, 8994.0, 9902.0, 10544.0, 11078.0, 23521.0, 26136.0
GO:0071556	CC	e	integral component of lumenal side of endoplasmic reticulum membrane	8/374	28/29107	1.71246e-09	6	8	5.00039e-07	811.0, 3105.0, 3106.0, 3107.0, 3117.0, 3118.0, 3127.0, 3134.0
GO:0005737	CC	e	cytoplasm	105/374	4724/29107	7.08688e-09	2	105	1.77374e-06	221.0, 307.0, 308.0, 347.0, 358.0, 463.0, 595.0, 760.0, 811.0, 831.0, 847.0, 999.0, 1029.0, 1030.0, 1466.0, 1476.0, 1936.0, 2013.0, 2113.0, 2176.0, 2717.0, 3068.0, 3303.0, 3304.0, 3430.0, 3551.0, 3600.0, 3707.0, 4092.0, 4286.0, 4668.0, 4772.0, 4773.0, 4790.0, 4904.0, 4919.0, 5269.0, 5479.0, 5721.0, 5723.0, 5894.0, 6122.0, 6203.0, 6239.0, 6446.0, 6470.0, 6615.0, 6737.0, 7009.0, 7145.0, 7153.0, 720…
GO:0005576	CC	e	extracellular region	54/374	1854/29107	2.20758e-08	2	54	4.8346e-06	283.0, 308.0, 347.0, 811.0, 847.0, 999.0, 1265.0, 1435.0, 1476.0, 1514.0, 1522.0, 1945.0, 2050.0, 2162.0, 2200.0, 2202.0, 2519.0, 2717.0, 3068.0, 3303.0, 3304.0, 3600.0, 3603.0, 3931.0, 3959.0, 4790.0, 4855.0, 4904.0, 5269.0, 5551.0, 6351.0, 6352.0, 6614.0, 7094.0, 8741.0, 8743.0, 8875.0, 9961.0, 10544.0, 11061.0, 11167.0, 22795.0, 30835.0, 51705.0, 55075.0, 57188.0, 57493.0, 79056.0, 79792.0, 80…
GO:0016021	CC	e	integral component of membrane	82/374	3525/29107	9.41053e-08	3	82	1.83192e-05	54.0, 358.0, 634.0, 706.0, 999.0, 1435.0, 1497.0, 1603.0, 1896.0, 2013.0, 2064.0, 2180.0, 2217.0, 2359.0, 2619.0, 3429.0, 3703.0, 5551.0, 5959.0, 6184.0, 6614.0, 7009.0, 7048.0, 7852.0, 8578.0, 8673.0, 8992.0, 9249.0, 9902.0, 10186.0, 11018.0, 11061.0, 11118.0, 11149.0, 25805.0, 26020.0, 26022.0, 26509.0, 27173.0, 29095.0, 30835.0, 50615.0, 51302.0, 51374.0, 51705.0, 53407.0, 54470.0, 54718.0, 54…
GO:0009986	CC	e	cell surface	24/374	581/29107	6.43933e-07	2	24	0.000103728	151.0, 307.0, 634.0, 811.0, 967.0, 1378.0, 1522.0, 2013.0, 3105.0, 3106.0, 3107.0, 3134.0, 3561.0, 3600.0, 4855.0, 4919.0, 7094.0, 7145.0, 7852.0, 9601.0, 10268.0, 10544.0, 30835.0, 83483.0
GO:0005783	CC	e	endoplasmic reticulum	34/374	1036/29107	6.71101e-07	5	34	0.000103728	347.0, 706.0, 811.0, 831.0, 847.0, 1522.0, 1936.0, 2180.0, 3105.0, 3106.0, 3107.0, 3134.0, 3303.0, 3304.0, 5479.0, 6134.0, 6184.0, 6238.0, 7009.0, 9601.0, 11018.0, 26022.0, 29095.0, 51661.0, 53407.0, 55741.0, 64764.0, 79956.0, 79971.0, 79993.0, 81567.0, 148327.0, 284119.0, 111089941.0
GO:0005764	CC	e	lysosome	16/374	277/29107	7.10465e-07	7	16	0.000103728	54.0, 414.0, 811.0, 847.0, 1497.0, 1514.0, 1522.0, 2519.0, 2717.0, 4668.0, 4669.0, 7852.0, 10268.0, 55353.0, 79443.0, 220441.0
GO:0005634	CC	e	nucleus	108/374	5386/29107	8.43954e-07	5	108	0.000113739	32.0, 35.0, 283.0, 307.0, 358.0, 463.0, 595.0, 675.0, 811.0, 1029.0, 1030.0, 1466.0, 1476.0, 1514.0, 1936.0, 2013.0, 2064.0, 2113.0, 2176.0, 2195.0, 3007.0, 3009.0, 3068.0, 3185.0, 3303.0, 3304.0, 3430.0, 3551.0, 3702.0, 3707.0, 4000.0, 4092.0, 4172.0, 4286.0, 4682.0, 4772.0, 4773.0, 4790.0, 4855.0, 4904.0, 5479.0, 5696.0, 5725.0, 5896.0, 5998.0, 6122.0, 6134.0, 6203.0, 6239.0, 6446.0, 6470.0, 66…
GO:0005887	CC	e	integral component of plasma membrane	41/374	1413/29107	1.2597e-06	4	41	0.000157642	151.0, 358.0, 634.0, 928.0, 967.0, 969.0, 1140.0, 1378.0, 1896.0, 2050.0, 2064.0, 2195.0, 2213.0, 3105.0, 3106.0, 3107.0, 3117.0, 3118.0, 3561.0, 3732.0, 4855.0, 4919.0, 5349.0, 6560.0, 6575.0, 7009.0, 7048.0, 7075.0, 8611.0, 8743.0, 10103.0, 10225.0, 10268.0, 10544.0, 10630.0, 55890.0, 60401.0, 64065.0, 83882.0, 84876.0, 114897.0
GO:0042612	CC	e	MHC class I protein complex	4/374	8/29107	1.8028e-06	5	4	0.000210567	3105.0, 3106.0, 3107.0, 3134.0
GO:0005788	CC	e	endoplasmic reticulum lumen	16/374	306/29107	2.60527e-06	5	16	0.000285277	414.0, 811.0, 1435.0, 1522.0, 2200.0, 2519.0, 5479.0, 5959.0, 9601.0, 11167.0, 51661.0, 55741.0, 64167.0, 81567.0, 285203.0, 111089941.0
GO:0012507	CC	e	ER to Golgi transport vesicle membrane	7/374	54/29107	5.75997e-06	7	7	0.000593616	3105.0, 3106.0, 3107.0, 3117.0, 3118.0, 3127.0, 3134.0
GO:0048471	CC	e	perinuclear region of cytoplasm	24/374	713/29107	2.05513e-05	2	24	0.00200033	307.0, 347.0, 811.0, 999.0, 1435.0, 2064.0, 2195.0, 3303.0, 3304.0, 4172.0, 5479.0, 8673.0, 9051.0, 9368.0, 9961.0, 10103.0, 10241.0, 10544.0, 51374.0, 51504.0, 83483.0, 115362.0, 197358.0, 340061.0
GO:0000139	CC	e	Golgi membrane	21/374	587/29107	2.82118e-05	5	21	0.00256646	2013.0, 3105.0, 3106.0, 3107.0, 3117.0, 3118.0, 3127.0, 3134.0, 4855.0, 9516.0, 51226.0, 53407.0, 55062.0, 55568.0, 57085.0, 79695.0, 79971.0, 84752.0, 113189.0, 115362.0, 148327.0
GO:1990904	CC	e	ribonucleoprotein complex	10/374	153/29107	3.06733e-05	2	10	0.00256646	3185.0, 3303.0, 3304.0, 4773.0, 4904.0, 6203.0, 6737.0, 7153.0, 23521.0, 84282.0
GO:0005789	CC	e	endoplasmic reticulum membrane	29/374	974/29107	3.07623e-05	4	29	0.00256646	811.0, 1603.0, 1896.0, 2180.0, 3105.0, 3429.0, 3703.0, 4855.0, 5959.0, 6184.0, 6446.0, 7009.0, 9249.0, 11018.0, 26022.0, 27173.0, 51226.0, 51302.0, 53407.0, 55254.0, 57085.0, 64167.0, 64764.0, 79956.0, 79971.0, 79993.0, 80270.0, 148327.0, 340061.0
GO:0030667	CC	e	secretory granule membrane	8/374	97/29107	3.68398e-05	6	8	0.00293378	221.0, 1378.0, 3106.0, 3107.0, 5269.0, 8673.0, 340061.0, 374395.0
GO:0030670	CC	e	phagocytic vesicle membrane	7/374	72/29107	3.93053e-05	7	7	0.00299404	811.0, 3105.0, 3106.0, 3107.0, 3134.0, 8673.0, 8992.0
GO:0005739	CC	e	mitochondrion	35/374	1307/29107	4.32672e-05	5	35	0.00315851	32.0, 35.0, 369.0, 706.0, 847.0, 1376.0, 1593.0, 1632.0, 2180.0, 3030.0, 3155.0, 3303.0, 3304.0, 3429.0, 3764.0, 4007.0, 4790.0, 5166.0, 5264.0, 5894.0, 6446.0, 7764.0, 10105.0, 10201.0, 10630.0, 51409.0, 54470.0, 56658.0, 63929.0, 64065.0, 112817.0, 137835.0, 148327.0, 254552.0, 284119.0
GO:0005615	CC	e	extracellular space	42/374	1708/29107	5.46581e-05	2	42	0.00383044	141.0, 283.0, 347.0, 811.0, 928.0, 967.0, 1378.0, 1435.0, 1476.0, 1514.0, 1522.0, 1896.0, 2200.0, 2202.0, 2217.0, 2519.0, 3068.0, 3134.0, 3430.0, 3600.0, 3603.0, 3931.0, 3959.0, 5168.0, 5269.0, 6351.0, 6352.0, 8349.0, 8741.0, 8970.0, 9601.0, 10327.0, 10544.0, 11167.0, 22795.0, 25987.0, 26022.0, 27151.0, 79792.0, 84171.0, 114897.0, 121227.0
GO:0043231	CC	e	intracellular membrane-bounded organelle	26/374	847/29107	5.92143e-05	4	26	0.00399013	151.0, 706.0, 847.0, 967.0, 1497.0, 1514.0, 1896.0, 4904.0, 5479.0, 6615.0, 9516.0, 10103.0, 10105.0, 10241.0, 26509.0, 29997.0, 51302.0, 51374.0, 55890.0, 57085.0, 57188.0, 79443.0, 80177.0, 197358.0, 197370.0, 284119.0
GO:0000786	CC	e	nucleosome	8/374	107/29107	7.43498e-05	3	8	0.00482448	3007.0, 3009.0, 8337.0, 8349.0, 8969.0, 8970.0, 55766.0, 440689.0
GO:0005765	CC	e	lysosomal membrane	14/374	331/29107	0.000110378	7	14	0.00690652	967.0, 1497.0, 3117.0, 3118.0, 3127.0, 3134.0, 6560.0, 8673.0, 8992.0, 9516.0, 10103.0, 51374.0, 55353.0, 220441.0
GO:0009897	CC	e	external side of plasma membrane	13/374	320/29107	0.00028466	3	13	0.0171974	811.0, 928.0, 969.0, 2213.0, 2217.0, 3134.0, 3561.0, 7048.0, 7852.0, 11118.0, 30835.0, 54718.0, 57493.0
GO:0030666	CC	e	endocytic vesicle membrane	6/374	71/29107	0.000306468	6	6	0.0178978	928.0, 3117.0, 3118.0, 3127.0, 8578.0, 79971.0
GO:0008250	CC	e	oligosaccharyltransferase complex	3/374	12/29107	0.00042476	4	3	0.0231762	1603.0, 3703.0, 6184.0
GO:0005901	CC	e	caveola	6/374	76/29107	0.000443354	6	6	0.0231762	7048.0, 8611.0, 11149.0, 26509.0, 83483.0, 284119.0
GO:0022626	CC	e	cytosolic ribosome	6/374	76/29107	0.000443354	6	6	0.0231762	347.0, 6122.0, 6134.0, 6143.0, 6203.0, 23521.0
GO:0031410	CC	e	cytoplasmic vesicle	12/374	293/29107	0.000449766	6	12	0.0231762	283.0, 307.0, 1522.0, 2013.0, 6737.0, 7852.0, 10241.0, 10630.0, 11037.0, 26509.0, 79971.0, 115362.0
GO:0005654	CC	e	nucleoplasm	73/374	3805/29107	0.000475579	2	73	0.0238061	35.0, 463.0, 595.0, 675.0, 967.0, 1163.0, 1376.0, 1936.0, 2113.0, 2176.0, 3068.0, 3185.0, 3303.0, 3304.0, 3600.0, 4000.0, 4092.0, 4172.0, 4286.0, 4772.0, 4773.0, 4790.0, 4855.0, 4904.0, 5479.0, 5696.0, 5721.0, 5725.0, 5896.0, 6203.0, 6446.0, 6470.0, 6615.0, 6737.0, 6776.0, 6934.0, 7153.0, 7764.0, 8349.0, 8462.0, 8602.0, 8741.0, 8970.0, 8994.0, 9516.0, 9592.0, 10103.0, 10362.0, 23133.0, 25895.0, 2…
GO:0097487	CC	e	multivesicular body, internal vesicle	2/374	3/29107	0.000489785	7	2	0.0238362	967.0, 55353.0
GO:0005856	CC	e	cytoskeleton	14/374	401/29107	0.000762204	5	14	0.0360914	1265.0, 1378.0, 1896.0, 7006.0, 7094.0, 7145.0, 7205.0, 9961.0, 10241.0, 11099.0, 23189.0, 26064.0, 55062.0, 55075.0
GO:0032991	CC	e	protein-containing complex	19/374	643/29107	0.000962	1	19	0.0443533	675.0, 847.0, 928.0, 969.0, 3155.0, 3303.0, 3304.0, 4092.0, 4286.0, 5479.0, 6122.0, 6134.0, 7153.0, 7852.0, 25895.0, 26136.0, 51504.0, 114769.0, 284119.0
GO:0005515	MF	e	protein binding	269/374	12418/29107	1.35958e-30	2	269	6.00526e-27	32.0, 141.0, 151.0, 221.0, 283.0, 307.0, 308.0, 347.0, 358.0, 369.0, 463.0, 475.0, 595.0, 634.0, 675.0, 706.0, 760.0, 811.0, 831.0, 928.0, 967.0, 969.0, 999.0, 1029.0, 1030.0, 1140.0, 1163.0, 1376.0, 1378.0, 1435.0, 1466.0, 1514.0, 1522.0, 1896.0, 1936.0, 1945.0, 2013.0, 2050.0, 2064.0, 2113.0, 2162.0, 2176.0, 2195.0, 2200.0, 2202.0, 2213.0, 2217.0, 2359.0, 2519.0, 2619.0, 2717.0, 2787.0, 3009.0,…
GO:0042605	MF	e	peptide antigen binding	7/374	24/29107	1.56777e-08	4	7	3.46242e-05	3105.0, 3106.0, 3107.0, 3117.0, 3127.0, 3134.0, 30835.0
GO:0005102	MF	e	signaling receptor binding	18/374	357/29107	1.04341e-06	3	18	0.00153625	283.0, 1896.0, 2717.0, 3105.0, 3106.0, 3134.0, 3303.0, 3304.0, 8741.0, 8743.0, 9368.0, 10630.0, 11018.0, 11118.0, 27173.0, 54718.0, 55062.0, 245812.0
GO:0046977	MF	e	TAP binding	3/374	3/29107	2.10463e-06	3	3	0.00232404	3105.0, 3106.0, 3107.0
GO:0042802	MF	e	identical protein binding	41/374	1495/29107	5.02335e-06	3	41	0.00443763	32.0, 307.0, 358.0, 634.0, 675.0, 847.0, 969.0, 999.0, 1435.0, 2064.0, 2113.0, 2200.0, 3429.0, 3430.0, 3551.0, 4790.0, 5551.0, 5721.0, 5723.0, 5894.0, 6351.0, 6352.0, 6470.0, 6737.0, 8743.0, 9051.0, 9961.0, 29997.0, 56658.0, 83483.0, 84282.0, 84876.0, 85363.0, 89122.0, 114769.0, 114897.0, 115362.0, 147040.0, 283349.0, 284119.0, 340061.0
GO:0042803	MF	e	protein homodimerization activity	22/374	671/29107	6.67281e-05	4	22	0.0391389	283.0, 634.0, 847.0, 1435.0, 2717.0, 3551.0, 4668.0, 5723.0, 5896.0, 5959.0, 6352.0, 6470.0, 6737.0, 7153.0, 10241.0, 63929.0, 85363.0, 112817.0, 115362.0, 126393.0, 150368.0, 340061.0
GO:0003723	MF	e	RNA binding	36/374	1389/29107	7.05125e-05	4	36	0.0391389	811.0, 831.0, 1029.0, 1476.0, 3007.0, 3009.0, 3068.0, 3105.0, 3185.0, 3303.0, 3304.0, 4904.0, 5479.0, 5725.0, 6122.0, 6134.0, 6143.0, 6184.0, 6203.0, 6238.0, 6737.0, 7145.0, 7153.0, 7205.0, 8602.0, 9601.0, 23521.0, 26136.0, 29997.0, 55603.0, 57169.0, 64761.0, 140564.0, 197135.0, 284119.0, 388115.0
GO:0030881	MF	e	beta-2-microglobulin binding	3/374	7/29107	7.08877e-05	3	3	0.0391389	2217.0, 3105.0, 3134.0
