## Supplementary material for "Transcriptional and genetic sex differences for schizophrenia across the dorsolateral prefrontal cortex, hippocampus, and caudate nucleus": Data S4: GO_analysis_module_lightyellow.xlsx

### Sheet: Sheet1
GO	NS	enrichment	name	ratio_in_study	ratio_in_pop	p_uncorrected	depth	study_count	p_fdr_bh	study_items
GO:0006457	BP	e	protein folding	13/359	136/29107	1.52215e-08	2	13	0.000188778	821.0, 2923.0, 3329.0, 3336.0, 3998.0, 6102.0, 6767.0, 7184.0, 9532.0, 10130.0, 22926.0, 51726.0, 64215.0
GO:0006635	BP	e	fatty acid beta-oxidation	8/359	42/29107	4.0568e-08	9	8	0.000251562	34.0, 1666.0, 3032.0, 3033.0, 5828.0, 10449.0, 10455.0, 56898.0
GO:0006888	BP	e	endoplasmic reticulum to Golgi vesicle-mediated transport	10/359	112/29107	1.33485e-06	6	10	0.00551828	378.0, 1315.0, 3998.0, 4253.0, 9276.0, 10802.0, 10959.0, 10972.0, 11014.0, 50999.0
GO:0034975	BP	e	protein folding in endoplasmic reticulum	4/359	11/29107	7.01345e-06	3	4	0.0217452	821.0, 2923.0, 5611.0, 7184.0
GO:1903912	BP	e	negative regulation of endoplasmic reticulum stress-induced eIF2 alpha phosphorylation	3/359	5/29107	1.82682e-05	10	3	0.0453124	5611.0, 10959.0, 84919.0
GO:0005783	CC	e	endoplasmic reticulum	55/359	1036/29107	5.99129e-20	5	55	1.04967e-16	175.0, 757.0, 821.0, 987.0, 1203.0, 1933.0, 2923.0, 3032.0, 3638.0, 3895.0, 3998.0, 4040.0, 4189.0, 4253.0, 5033.0, 5352.0, 5611.0, 6125.0, 6646.0, 7110.0, 7184.0, 7485.0, 7779.0, 8560.0, 10130.0, 10434.0, 10483.0, 10549.0, 10959.0, 10972.0, 11014.0, 11160.0, 22926.0, 23471.0, 25800.0, 25923.0, 29058.0, 50999.0, 51009.0, 51144.0, 51201.0, 51726.0, 54499.0, 55829.0, 64215.0, 79666.0, 83440.0, 8346…
GO:0005789	CC	e	endoplasmic reticulum membrane	49/359	974/29107	6.79726e-17	4	49	5.9544e-14	757.0, 821.0, 1315.0, 2773.0, 3638.0, 3895.0, 3998.0, 4189.0, 4253.0, 5352.0, 6646.0, 7184.0, 7485.0, 8560.0, 9197.0, 9276.0, 9420.0, 10130.0, 10483.0, 10802.0, 10959.0, 10972.0, 11014.0, 11160.0, 22926.0, 23169.0, 23478.0, 23556.0, 50999.0, 51009.0, 51075.0, 51144.0, 51201.0, 55304.0, 55788.0, 55829.0, 64215.0, 79053.0, 81542.0, 83440.0, 84230.0, 113612.0, 121457.0, 129642.0, 145173.0, 148789.0,…
GO:0016020	CC	e	membrane	67/359	2121/29107	9.10345e-13	2	67	5.31641e-10	51.0, 378.0, 567.0, 708.0, 821.0, 965.0, 987.0, 1315.0, 1655.0, 1915.0, 2773.0, 3074.0, 3187.0, 3329.0, 3336.0, 3608.0, 3646.0, 3685.0, 3895.0, 3998.0, 4253.0, 4869.0, 5033.0, 5611.0, 5828.0, 5908.0, 6125.0, 6128.0, 6192.0, 6207.0, 6218.0, 6302.0, 6645.0, 6646.0, 7184.0, 8560.0, 9197.0, 9375.0, 9936.0, 10060.0, 10257.0, 10455.0, 10611.0, 10672.0, 10735.0, 22803.0, 22926.0, 23556.0, 25923.0, 26092…
GO:0005829	CC	e	cytosol	120/359	5293/29107	4.03628e-12	2	120	1.60108e-09	51.0, 223.0, 378.0, 567.0, 708.0, 987.0, 1203.0, 1315.0, 1429.0, 1655.0, 1666.0, 1728.0, 1915.0, 1933.0, 1975.0, 2035.0, 2308.0, 2710.0, 2803.0, 3187.0, 3329.0, 3416.0, 3417.0, 3646.0, 3685.0, 3987.0, 4090.0, 4214.0, 4507.0, 4869.0, 4953.0, 5095.0, 5208.0, 5238.0, 5533.0, 5611.0, 5828.0, 5908.0, 6125.0, 6128.0, 6139.0, 6192.0, 6207.0, 6218.0, 6727.0, 6767.0, 6897.0, 7110.0, 7178.0, 7184.0, 7296.0…
GO:0005739	CC	e	mitochondrion	49/359	1307/29107	4.56928e-12	5	49	1.60108e-09	22.0, 34.0, 594.0, 708.0, 1407.0, 1666.0, 2308.0, 2710.0, 3032.0, 3033.0, 3313.0, 3329.0, 3336.0, 3416.0, 3417.0, 5033.0, 5095.0, 6993.0, 7296.0, 8520.0, 8560.0, 8773.0, 8801.0, 8802.0, 8895.0, 9617.0, 10352.0, 10449.0, 10455.0, 10935.0, 11112.0, 23078.0, 26275.0, 50808.0, 51075.0, 53343.0, 54516.0, 55013.0, 55017.0, 55760.0, 55825.0, 64135.0, 65991.0, 79691.0, 79731.0, 83875.0, 115416.0, 122704.…
GO:0070062	CC	e	extracellular exosome	65/359	2169/29107	2.17438e-11	6	65	6.3492e-09	223.0, 378.0, 483.0, 567.0, 821.0, 965.0, 1203.0, 1429.0, 1655.0, 1915.0, 2710.0, 2773.0, 2803.0, 2923.0, 3074.0, 3313.0, 3329.0, 3336.0, 3416.0, 3417.0, 3646.0, 3685.0, 3696.0, 3998.0, 4179.0, 4189.0, 4507.0, 5111.0, 5352.0, 5547.0, 5611.0, 5908.0, 6102.0, 6125.0, 6207.0, 6767.0, 6897.0, 7178.0, 7184.0, 7296.0, 7358.0, 7525.0, 8773.0, 8895.0, 9375.0, 9528.0, 10130.0, 10434.0, 10549.0, 10672.0, 1…
GO:0005759	CC	e	mitochondrial matrix	24/359	381/29107	8.89599e-11	5	24	2.22654e-08	34.0, 594.0, 708.0, 1666.0, 2110.0, 3033.0, 3313.0, 3329.0, 3336.0, 5095.0, 8801.0, 8802.0, 10352.0, 10449.0, 10935.0, 11112.0, 26275.0, 50808.0, 51110.0, 53343.0, 54516.0, 79731.0, 83875.0, 84693.0
GO:0005794	CC	e	Golgi apparatus	35/359	988/29107	2.70387e-08	5	35	5.92147e-06	378.0, 567.0, 987.0, 1203.0, 1315.0, 2803.0, 4040.0, 6102.0, 6645.0, 6993.0, 7110.0, 7525.0, 7779.0, 9375.0, 9741.0, 10959.0, 10972.0, 22919.0, 22926.0, 23169.0, 26286.0, 50999.0, 51201.0, 51324.0, 51765.0, 54741.0, 55081.0, 55629.0, 64398.0, 94056.0, 116068.0, 121512.0, 128338.0, 133619.0, 148867.0
GO:0005925	CC	e	focal adhesion	21/359	418/29107	7.01641e-08	5	21	1.36586e-05	567.0, 2923.0, 3313.0, 3655.0, 3685.0, 3696.0, 3987.0, 4179.0, 4869.0, 6125.0, 6128.0, 6207.0, 6218.0, 6645.0, 7184.0, 7525.0, 8773.0, 8895.0, 10146.0, 10672.0, 22919.0
GO:0000139	CC	e	Golgi membrane	23/359	587/29107	1.34473e-06	5	23	0.000235596	567.0, 757.0, 1315.0, 2773.0, 2803.0, 3998.0, 7110.0, 9197.0, 9276.0, 9528.0, 10959.0, 10972.0, 11014.0, 22926.0, 26286.0, 29071.0, 51201.0, 51765.0, 54499.0, 54741.0, 56913.0, 148789.0, 256435.0
GO:0016021	CC	e	integral component of membrane	74/359	3525/29107	4.15687e-06	3	74	0.000662075	22.0, 757.0, 987.0, 1203.0, 3895.0, 3998.0, 4040.0, 4253.0, 6646.0, 7485.0, 7779.0, 9420.0, 9528.0, 9741.0, 9848.0, 9936.0, 10257.0, 10959.0, 10972.0, 11014.0, 11160.0, 23169.0, 23471.0, 23478.0, 23556.0, 25923.0, 26092.0, 28962.0, 29058.0, 29071.0, 30061.0, 50999.0, 51075.0, 51144.0, 51522.0, 54741.0, 54916.0, 54918.0, 55076.0, 55151.0, 55304.0, 55788.0, 56851.0, 56913.0, 56951.0, 58505.0, 64215…
GO:0005737	CC	e	cytoplasm	91/359	4724/29107	9.5635e-06	2	91	0.00139627	175.0, 223.0, 378.0, 708.0, 900.0, 1102.0, 1407.0, 1728.0, 1915.0, 1933.0, 2308.0, 2773.0, 2803.0, 3033.0, 3313.0, 3329.0, 3416.0, 3417.0, 3646.0, 3987.0, 4090.0, 4189.0, 4214.0, 4676.0, 4869.0, 4953.0, 5074.0, 5533.0, 5611.0, 6102.0, 6125.0, 6426.0, 6645.0, 6727.0, 6767.0, 6993.0, 7178.0, 7296.0, 7779.0, 8773.0, 8895.0, 8915.0, 9848.0, 9960.0, 10063.0, 10114.0, 10146.0, 10434.0, 10672.0, 10935.0…
GO:0005793	CC	e	endoplasmic reticulum-Golgi intermediate compartment	7/359	77/29107	4.69553e-05	5	7	0.00632813	1315.0, 3998.0, 10130.0, 10959.0, 10972.0, 50999.0, 64398.0
GO:0005788	CC	e	endoplasmic reticulum lumen	13/359	306/29107	0.000123568	5	13	0.0154637	567.0, 821.0, 2923.0, 3895.0, 4189.0, 5033.0, 5611.0, 7184.0, 9403.0, 10130.0, 51726.0, 143888.0, 285362.0
GO:0034686	CC	e	integrin alphav-beta8 complex	2/359	2/29107	0.000151704	6	2	0.0171189	3685.0, 3696.0
GO:0030133	CC	e	transport vesicle	7/359	93/29107	0.000156337	7	7	0.0171189	1315.0, 9276.0, 10959.0, 10972.0, 11014.0, 79666.0, 83464.0
GO:0042470	CC	e	melanosome	7/359	100/29107	0.000245455	8	7	0.0252963	483.0, 821.0, 2923.0, 7184.0, 10130.0, 10672.0, 10972.0
GO:0005777	CC	e	peroxisome	7/359	107/29107	0.000371559	6	7	0.0361651	51.0, 3416.0, 3417.0, 8800.0, 10455.0, 23078.0, 55825.0
GO:0005782	CC	e	peroxisomal matrix	5/359	51/29107	0.00040935	6	5	0.0376589	51.0, 3329.0, 3416.0, 3417.0, 10455.0
GO:0032991	CC	e	protein-containing complex	19/359	643/29107	0.000451319	1	19	0.0376589	86.0, 821.0, 2035.0, 3329.0, 3987.0, 4090.0, 4869.0, 6125.0, 6645.0, 6767.0, 7184.0, 8520.0, 8800.0, 8915.0, 10935.0, 11160.0, 23468.0, 64398.0, 79691.0
GO:0031084	CC	e	BLOC-2 complex	2/359	3/29107	0.000451391	3	2	0.0376589	11234.0, 84343.0
GO:0012507	CC	e	ER to Golgi transport vesicle membrane	5/359	54/29107	0.000534728	7	5	0.0425838	567.0, 3998.0, 10802.0, 10959.0, 10972.0
GO:0070971	CC	e	endoplasmic reticulum exit site	4/359	32/29107	0.000622871	2	4	0.0474465	4253.0, 10483.0, 10802.0, 50999.0
GO:0005881	CC	e	cytoplasmic microtubule	5/359	57/29107	0.000686952	7	5	0.0497042	6993.0, 7178.0, 8915.0, 22919.0, 55829.0
GO:0005764	CC	e	lysosome	11/359	277/29107	0.000709249	7	11	0.0497042	175.0, 987.0, 1203.0, 1486.0, 1519.0, 3074.0, 8763.0, 8915.0, 9528.0, 64747.0, 128338.0
GO:0005515	MF	e	protein binding	256/359	12418/29107	3.79254e-28	2	256	1.67516e-24	22.0, 86.0, 175.0, 378.0, 466.0, 483.0, 567.0, 594.0, 708.0, 757.0, 821.0, 900.0, 965.0, 1102.0, 1203.0, 1315.0, 1407.0, 1519.0, 1655.0, 1728.0, 1915.0, 1933.0, 1975.0, 2035.0, 2110.0, 2308.0, 2710.0, 2773.0, 2803.0, 2923.0, 3006.0, 3032.0, 3074.0, 3187.0, 3313.0, 3329.0, 3336.0, 3416.0, 3417.0, 3608.0, 3638.0, 3646.0, 3655.0, 3685.0, 3895.0, 3987.0, 3998.0, 4040.0, 4090.0, 4179.0, 4189.0, 4214.0…
GO:0003723	MF	e	RNA binding	43/359	1389/29107	3.19189e-08	4	43	7.0493e-05	821.0, 1655.0, 1728.0, 1915.0, 1975.0, 2923.0, 3006.0, 3032.0, 3187.0, 3313.0, 3329.0, 3336.0, 3608.0, 3646.0, 3895.0, 4676.0, 4869.0, 6125.0, 6128.0, 6139.0, 6192.0, 6207.0, 6218.0, 6426.0, 6645.0, 6727.0, 7178.0, 7184.0, 8802.0, 8895.0, 9169.0, 10146.0, 10449.0, 22803.0, 22919.0, 27250.0, 29066.0, 51065.0, 51191.0, 55760.0, 64135.0, 79665.0, 113251.0
GO:0051082	MF	e	unfolded protein binding	11/359	112/29107	1.49048e-07	3	11	0.000219448	821.0, 3313.0, 3329.0, 3336.0, 3998.0, 4676.0, 4869.0, 6102.0, 6767.0, 7184.0, 51726.0
GO:0051787	MF	e	misfolded protein binding	5/359	28/29107	2.16014e-05	3	5	0.0238533	3313.0, 4189.0, 5611.0, 51009.0, 51726.0
GO:0042802	MF	e	identical protein binding	37/359	1495/29107	5.69604e-05	3	37	0.0462111	34.0, 466.0, 567.0, 1429.0, 1666.0, 1728.0, 2923.0, 3033.0, 3074.0, 3187.0, 3417.0, 4040.0, 5033.0, 5111.0, 6767.0, 6897.0, 6993.0, 7358.0, 8915.0, 9532.0, 10549.0, 10935.0, 11164.0, 22803.0, 22919.0, 22926.0, 23468.0, 23607.0, 25923.0, 51075.0, 51765.0, 55151.0, 57820.0, 64135.0, 64395.0, 84105.0, 285362.0
GO:0015036	MF	e	disulfide oxidoreductase activity	3/359	7/29107	6.27726e-05	4	3	0.0462111	2923.0, 51075.0, 81542.0
