## Supplementary material for "Transcriptional and genetic sex differences for schizophrenia across the dorsolateral prefrontal cortex, hippocampus, and caudate nucleus": Data S4: GO_analysis_module_magenta.xlsx

### Sheet: Sheet1
GO	NS	enrichment	name	ratio_in_study	ratio_in_pop	p_uncorrected	depth	study_count	p_fdr_bh	study_items
GO:0003341	BP	e	cilium movement	31/601	42/29107	9.25067e-44	4	31	1.14727e-39	1767.0, 1770.0, 8701.0, 23639.0, 25876.0, 26074.0, 27019.0, 51364.0, 54768.0, 55036.0, 55130.0, 56171.0, 64446.0, 79740.0, 79819.0, 83538.0, 83894.0, 89876.0, 93233.0, 118491.0, 123872.0, 139212.0, 144406.0, 154313.0, 161582.0, 200373.0, 220136.0, 221421.0, 345895.0, 348807.0, 387885.0
GO:0060271	BP	e	cilium assembly	47/601	206/29107	3.76386e-35	7	47	2.33397e-31	585.0, 1767.0, 2302.0, 4117.0, 5990.0, 6103.0, 8382.0, 27077.0, 27285.0, 51473.0, 55112.0, 55582.0, 55779.0, 56683.0, 56912.0, 57539.0, 57545.0, 57728.0, 64446.0, 79583.0, 79600.0, 79659.0, 79867.0, 79989.0, 80173.0, 80217.0, 83659.0, 84747.0, 85478.0, 91147.0, 112752.0, 118491.0, 123016.0, 123872.0, 144535.0, 146845.0, 150483.0, 154865.0, 161502.0, 199221.0, 200373.0, 220136.0, 257236.0, 339145.…
GO:0030317	BP	e	flagellated sperm motility	22/601	75/29107	1.07708e-19	6	22	4.45265e-16	1767.0, 5360.0, 8701.0, 23639.0, 25790.0, 25911.0, 27019.0, 27285.0, 55036.0, 79846.0, 83853.0, 84229.0, 139212.0, 144406.0, 146845.0, 159686.0, 164395.0, 199223.0, 219670.0, 255101.0, 387712.0, 399949.0
GO:0035082	BP	e	axoneme assembly	14/601	21/29107	2.2444e-19	8	14	6.95875e-16	2302.0, 6101.0, 54777.0, 55036.0, 57545.0, 79864.0, 79989.0, 85452.0, 89765.0, 136332.0, 154313.0, 221421.0, 345895.0, 399949.0
GO:0007018	BP	e	microtubule-based movement	21/601	80/29107	9.42111e-18	3	21	2.33681e-14	1767.0, 1768.0, 1770.0, 8701.0, 9493.0, 27019.0, 55112.0, 55567.0, 55582.0, 56171.0, 64147.0, 64446.0, 79659.0, 79819.0, 83657.0, 126820.0, 146754.0, 196385.0, 200132.0, 201625.0, 347240.0
GO:0003351	BP	e	epithelial cilium movement involved in extracellular fluid movement	12/601	17/29107	3.03462e-17	5	12	6.27256e-14	1767.0, 8382.0, 23639.0, 25911.0, 27019.0, 53340.0, 55036.0, 55582.0, 79925.0, 83853.0, 161582.0, 200162.0
GO:0036158	BP	e	outer dynein arm assembly	13/601	22/29107	4.57614e-17	8	13	8.10762e-14	1767.0, 23639.0, 27019.0, 51364.0, 55130.0, 64446.0, 83538.0, 93233.0, 123872.0, 139212.0, 146562.0, 161582.0, 164781.0
GO:0070286	BP	e	axonemal dynein complex assembly	11/601	14/29107	9.14426e-17	7	11	1.41759e-13	6674.0, 23639.0, 54970.0, 55036.0, 79819.0, 85478.0, 92749.0, 116143.0, 123872.0, 139212.0, 352909.0
GO:0036159	BP	e	inner dynein arm assembly	11/601	16/29107	1.05691e-15	8	11	1.45642e-12	23639.0, 27285.0, 51364.0, 55036.0, 56171.0, 123872.0, 126820.0, 139212.0, 161582.0, 348807.0, 387885.0
GO:0007368	BP	e	determination of left/right symmetry	16/601	56/29107	1.73884e-14	5	16	2.1565e-11	1767.0, 2302.0, 8701.0, 25911.0, 27019.0, 51626.0, 55130.0, 57545.0, 64446.0, 79659.0, 80173.0, 92749.0, 138162.0, 161582.0, 164781.0, 220136.0
GO:0007288	BP	e	sperm axoneme assembly	12/601	25/29107	2.19326e-14	9	12	2.4728e-11	54970.0, 55329.0, 55779.0, 79846.0, 79925.0, 80217.0, 84071.0, 84223.0, 154313.0, 159686.0, 255101.0, 286207.0
GO:0044458	BP	e	motile cilium assembly	11/601	23/29107	2.86922e-13	8	11	2.96534e-10	2302.0, 23639.0, 51364.0, 55036.0, 57545.0, 79864.0, 80127.0, 123872.0, 200373.0, 221421.0, 352909.0
GO:0060285	BP	e	cilium-dependent cell motility	9/601	16/29107	6.46494e-12	5	9	6.16755e-09	1768.0, 55567.0, 55779.0, 56171.0, 80258.0, 85478.0, 92749.0, 114327.0, 146754.0
GO:0060294	BP	e	cilium movement involved in cell motility	8/601	12/29107	1.45203e-11	5	8	1.28629e-08	27285.0, 54777.0, 83659.0, 126820.0, 144535.0, 150483.0, 221421.0, 345895.0
GO:0044782	BP	e	cilium organization	10/601	24/29107	1.97725e-11	6	10	1.63479e-08	4957.0, 26074.0, 55329.0, 83894.0, 84071.0, 84223.0, 128344.0, 257177.0, 375307.0, 387712.0
GO:0042073	BP	e	intraciliary transport	10/601	29/29107	1.84002e-10	7	10	1.42624e-07	4117.0, 6103.0, 11020.0, 55112.0, 56912.0, 57539.0, 79989.0, 92104.0, 150082.0, 150737.0
GO:0003356	BP	e	regulation of cilium beat frequency	6/601	7/29107	5.20035e-10	7	6	3.79381e-07	8701.0, 55036.0, 55130.0, 80217.0, 123872.0, 154313.0
GO:0060287	BP	e	epithelial cilium movement involved in determination of left/right asymmetry	7/601	12/29107	1.11901e-09	6	7	7.70997e-07	8701.0, 23639.0, 25790.0, 55036.0, 83538.0, 123872.0, 220136.0
GO:0035721	BP	e	intraciliary retrograde transport	7/601	13/29107	2.38127e-09	8	7	1.55434e-06	51626.0, 55112.0, 57539.0, 57728.0, 79659.0, 112752.0, 199223.0
GO:1904158	BP	e	axonemal central apparatus assembly	5/601	5/29107	3.69224e-09	5	5	2.28956e-06	25876.0, 54768.0, 200162.0, 221421.0, 374407.0
GO:0090660	BP	e	cerebrospinal fluid circulation	6/601	11/29107	3.19808e-08	6	6	1.88869e-05	23639.0, 25790.0, 79864.0, 80217.0, 83538.0, 164781.0
GO:0007224	BP	e	smoothened signaling pathway	11/601	65/29107	8.6613e-08	6	11	4.88261e-05	4920.0, 11020.0, 27077.0, 57545.0, 79583.0, 79867.0, 79989.0, 91653.0, 154865.0, 199221.0, 204851.0
GO:0120229	BP	e	protein localization to motile cilium	4/601	4/29107	1.79992e-07	7	4	9.70549e-05	8701.0, 23639.0, 83538.0, 159686.0
GO:0061512	BP	e	protein localization to cilium	8/601	34/29107	3.56664e-07	6	8	0.000184306	585.0, 23639.0, 51364.0, 57539.0, 79659.0, 79989.0, 199221.0, 199223.0
GO:0021591	BP	e	ventricular system development	6/601	16/29107	5.07542e-07	4	6	0.000251782	1063.0, 8382.0, 54768.0, 55130.0, 55582.0, 158067.0
GO:1904491	BP	e	protein localization to ciliary transition zone	4/601	7/29107	5.99484e-06	7	4	0.00285954	57545.0, 79600.0, 79867.0, 225689.0
GO:0003352	BP	e	regulation of cilium movement	3/601	3/29107	8.76002e-06	6	3	0.00402377	56683.0, 85478.0, 92749.0
GO:0006165	BP	e	nucleoside diphosphate phosphorylation	5/601	16/29107	1.33516e-05	8	5	0.00591382	203.0, 8382.0, 122481.0, 158067.0, 347736.0
GO:0007283	BP	e	spermatogenesis	23/601	417/29107	2.28507e-05	5	23	0.00977221	1069.0, 2302.0, 4117.0, 8382.0, 8607.0, 8626.0, 9940.0, 11020.0, 25911.0, 26206.0, 26292.0, 53340.0, 55064.0, 55815.0, 60675.0, 79925.0, 84073.0, 84688.0, 136332.0, 144535.0, 157695.0, 202051.0, 399949.0
GO:0061966	BP	e	establishment of left/right asymmetry	3/601	5/29107	8.49224e-05	6	3	0.0351069	25790.0, 146845.0, 219670.0
GO:0007186	BP	p	G protein-coupled receptor signaling pathway	4/601	880/29107	9.61613e-05	5	4	0.0384707	9620.0, 60675.0, 64582.0, 347088.0
GO:0031514	CC	e	motile cilium	48/601	100/29107	6.88102e-54	5	48	7.05399e-51	585.0, 1767.0, 1770.0, 4117.0, 4867.0, 7802.0, 8701.0, 11020.0, 23639.0, 26074.0, 27285.0, 51626.0, 53340.0, 55329.0, 55779.0, 56912.0, 57728.0, 79659.0, 79740.0, 79781.0, 79819.0, 80173.0, 83450.0, 83659.0, 83853.0, 84223.0, 84229.0, 84288.0, 85016.0, 85478.0, 89765.0, 89876.0, 92749.0, 115811.0, 122481.0, 144406.0, 146754.0, 154313.0, 154865.0, 161502.0, 200162.0, 221421.0, 222235.0, 345895.0, …
GO:0005930	CC	e	axoneme	50/601	113/29107	8.0525e-54	2	50	7.05399e-51	1063.0, 1767.0, 1770.0, 4117.0, 6101.0, 7802.0, 8701.0, 9576.0, 25790.0, 25876.0, 26074.0, 51473.0, 51626.0, 54777.0, 55036.0, 55130.0, 55259.0, 55329.0, 57539.0, 64446.0, 79659.0, 79819.0, 80217.0, 80258.0, 83450.0, 83538.0, 85452.0, 85478.0, 89876.0, 92749.0, 93233.0, 114327.0, 118491.0, 123872.0, 132851.0, 144406.0, 144535.0, 146754.0, 146845.0, 150082.0, 154313.0, 158067.0, 158798.0, 196385.0…
GO:0005929	CC	e	cilium	48/601	212/29107	1.03472e-35	4	48	6.04275e-33	585.0, 4117.0, 4291.0, 4867.0, 7802.0, 8382.0, 8842.0, 11020.0, 23639.0, 27019.0, 51473.0, 51626.0, 53340.0, 55036.0, 55112.0, 55259.0, 55582.0, 56171.0, 56683.0, 56912.0, 57539.0, 57728.0, 59272.0, 64792.0, 79659.0, 79989.0, 80173.0, 83657.0, 83853.0, 83861.0, 84747.0, 92565.0, 93233.0, 112752.0, 123016.0, 150737.0, 161003.0, 164395.0, 164781.0, 165186.0, 199223.0, 200373.0, 201625.0, 220136.0, …
GO:0036064	CC	e	ciliary basal body	34/601	155/29107	3.95194e-25	3	34	1.73095e-22	585.0, 1063.0, 1069.0, 4291.0, 6103.0, 27077.0, 51626.0, 56912.0, 57539.0, 79841.0, 79989.0, 80127.0, 80129.0, 80258.0, 85478.0, 92565.0, 115811.0, 118491.0, 123016.0, 128344.0, 134121.0, 154313.0, 164395.0, 199221.0, 220004.0, 225689.0, 246176.0, 257177.0, 257236.0, 283726.0, 284076.0, 286207.0, 339145.0, 348807.0
GO:0097729	CC	e	9+2 motile cilium	14/601	16/29107	2.54712e-22	6	14	8.9251e-20	1069.0, 1767.0, 1770.0, 7802.0, 8701.0, 25790.0, 25876.0, 27019.0, 80217.0, 83538.0, 146845.0, 158067.0, 219670.0, 221421.0
GO:0036126	CC	e	sperm flagellum	21/601	59/29107	7.24596e-21	7	21	2.11582e-18	4957.0, 6103.0, 7802.0, 8382.0, 11020.0, 11057.0, 55329.0, 57821.0, 64446.0, 79925.0, 83894.0, 84223.0, 118491.0, 130540.0, 144406.0, 146754.0, 150483.0, 158067.0, 255101.0, 283726.0, 374407.0
GO:0005874	CC	e	microtubule	34/601	298/29107	8.06343e-16	6	34	2.01816e-13	1767.0, 1768.0, 1770.0, 4920.0, 4957.0, 6101.0, 8701.0, 9493.0, 9576.0, 25876.0, 27019.0, 27285.0, 51473.0, 55567.0, 55582.0, 56171.0, 56890.0, 57821.0, 64147.0, 64446.0, 79659.0, 79848.0, 80086.0, 80258.0, 83657.0, 83659.0, 146754.0, 164395.0, 196385.0, 200162.0, 201625.0, 284076.0, 341019.0, 347240.0
GO:0120293	CC	e	dynein axonemal particle	11/601	17/29107	2.93895e-15	5	11	6.43629e-13	7802.0, 8607.0, 23639.0, 51364.0, 64446.0, 79819.0, 116143.0, 146562.0, 161582.0, 347736.0, 352909.0
GO:0005858	CC	e	axonemal dynein complex	10/601	14/29107	1.21567e-14	4	10	2.3665e-12	1768.0, 55259.0, 55567.0, 56171.0, 64446.0, 79819.0, 85478.0, 92749.0, 126820.0, 146754.0
GO:0097542	CC	e	ciliary tip	15/601	47/29107	1.81745e-14	2	15	3.18417e-12	6101.0, 11020.0, 25876.0, 51626.0, 55112.0, 56912.0, 57539.0, 57728.0, 64792.0, 79659.0, 79989.0, 80173.0, 83657.0, 112752.0, 150737.0
GO:0030286	CC	e	dynein complex	11/601	23/29107	2.86922e-13	3	11	4.56989e-11	1767.0, 1768.0, 1770.0, 7802.0, 8701.0, 55567.0, 56171.0, 79659.0, 146754.0, 196385.0, 201625.0
GO:0005856	CC	e	cytoskeleton	30/601	401/29107	1.67422e-09	5	30	2.3427e-07	4867.0, 5784.0, 10602.0, 10644.0, 23268.0, 27019.0, 55561.0, 55779.0, 56683.0, 57545.0, 57639.0, 57728.0, 64097.0, 79600.0, 79781.0, 79867.0, 83742.0, 83861.0, 83894.0, 84229.0, 84288.0, 85016.0, 91544.0, 127003.0, 143162.0, 159686.0, 222235.0, 283726.0, 347736.0, 440836.0
GO:0005813	CC	e	centrosome	35/601	527/29107	1.73831e-09	3	35	2.3427e-07	585.0, 1063.0, 1069.0, 4117.0, 4957.0, 6103.0, 7188.0, 9493.0, 11020.0, 27019.0, 27077.0, 51626.0, 54970.0, 55112.0, 56890.0, 56912.0, 57539.0, 60494.0, 64792.0, 79848.0, 79858.0, 79989.0, 80173.0, 83657.0, 83987.0, 91147.0, 114327.0, 123016.0, 144100.0, 152185.0, 152206.0, 161582.0, 204851.0, 286187.0, 441054.0
GO:0005737	CC	e	cytoplasm	153/601	4724/29107	4.88007e-09	2	153	6.10706e-07	203.0, 218.0, 828.0, 948.0, 1063.0, 1261.0, 1601.0, 1767.0, 1787.0, 2028.0, 2070.0, 2099.0, 3664.0, 3856.0, 4117.0, 4291.0, 4867.0, 5592.0, 5770.0, 5784.0, 5827.0, 5990.0, 6584.0, 6674.0, 7027.0, 7802.0, 8228.0, 8626.0, 9447.0, 9627.0, 9940.0, 10233.0, 10602.0, 10644.0, 10788.0, 11020.0, 23286.0, 23639.0, 24137.0, 25876.0, 26166.0, 26206.0, 26292.0, 27285.0, 29958.0, 51364.0, 51473.0, 51626.0, 53…
GO:0030992	CC	e	intraciliary transport particle B	7/601	17/29107	2.51143e-08	2	7	2.93335e-06	11020.0, 56912.0, 64792.0, 79989.0, 80173.0, 92104.0, 150737.0
GO:0036157	CC	e	outer dynein arm	6/601	11/29107	3.19808e-08	5	6	3.5019e-06	1767.0, 1770.0, 27019.0, 64446.0, 93233.0, 118491.0
GO:0036038	CC	e	MKS complex	6/601	13/29107	1.14667e-07	2	6	1.18174e-05	27077.0, 57545.0, 79583.0, 79600.0, 79867.0, 91147.0
GO:0035869	CC	e	ciliary transition zone	8/601	31/29107	1.63658e-07	2	8	1.59294e-05	585.0, 27077.0, 51626.0, 57545.0, 79583.0, 84747.0, 91147.0, 339145.0
GO:0002177	CC	e	manchette	6/601	15/29107	3.22854e-07	2	6	2.97706e-05	57821.0, 79925.0, 84223.0, 84688.0, 136332.0, 286187.0
GO:0005814	CC	e	centriole	14/601	144/29107	1.85195e-06	5	14	0.000162231	585.0, 1069.0, 4957.0, 56890.0, 57639.0, 79841.0, 124093.0, 152185.0, 159989.0, 199221.0, 225689.0, 283726.0, 339145.0, 347240.0
GO:0001520	CC	e	outer dense fiber	4/601	7/29107	5.99484e-06	6	4	0.000477407	203.0, 4957.0, 89765.0, 130540.0
GO:0030991	CC	e	intraciliary transport particle A	4/601	7/29107	5.99484e-06	2	4	0.000477407	57539.0, 57728.0, 112752.0, 199223.0
GO:0097728	CC	e	9+0 motile cilium	3/601	3/29107	8.76002e-06	6	3	0.000667285	8701.0, 25790.0, 219670.0
GO:0097546	CC	e	ciliary base	7/601	39/29107	1.33903e-05	2	7	0.000977495	7802.0, 55112.0, 55130.0, 79989.0, 92565.0, 157657.0, 440585.0
GO:1990716	CC	e	axonemal central apparatus	3/601	4/29107	3.45001e-05	2	3	0.00223867	25876.0, 54768.0, 200162.0
GO:0001534	CC	e	radial spoke	3/601	4/29107	3.45001e-05	2	3	0.00223867	154313.0, 221421.0, 345895.0
GO:0005868	CC	e	cytoplasmic dynein complex	5/601	23/29107	9.1253e-05	4	5	0.00551294	51626.0, 55112.0, 79659.0, 83657.0, 200132.0
GO:0032391	CC	e	photoreceptor connecting cilium	6/601	38/29107	0.000118926	3	6	0.00694531	1069.0, 4117.0, 4867.0, 6101.0, 57728.0, 123016.0
GO:0097228	CC	e	sperm principal piece	5/601	26/29107	0.000169492	2	5	0.00957902	9576.0, 11020.0, 53340.0, 219670.0, 387712.0
GO:0097730	CC	e	non-motile cilium	5/601	30/29107	0.000343016	5	5	0.0187801	585.0, 57728.0, 79846.0, 123016.0, 161582.0
GO:0097545	CC	e	axonemal outer doublet	2/601	2/29107	0.000425643	2	2	0.0225978	348807.0, 387885.0
GO:0005879	CC	e	axonemal microtubule	3/601	8/29107	0.000453982	8	3	0.0233934	92104.0, 150737.0, 283726.0
GO:0097225	CC	e	sperm midpiece	5/601	32/29107	0.000468518	2	5	0.0234527	11020.0, 79846.0, 79925.0, 159686.0, 255101.0
GO:0016324	CC	e	apical plasma membrane	18/601	358/29107	0.000524655	4	18	0.0255332	368.0, 496.0, 948.0, 2028.0, 3753.0, 6584.0, 8029.0, 8842.0, 9365.0, 25876.0, 50617.0, 51364.0, 59272.0, 84552.0, 84612.0, 91749.0, 117583.0, 257177.0
GO:0005923	CC	e	bicellular tight junction	9/601	121/29107	0.00093623	6	9	0.0443317	4867.0, 27134.0, 54532.0, 84552.0, 84612.0, 84952.0, 117583.0, 143162.0, 225689.0
GO:0060170	CC	e	ciliary membrane	6/601	56/29107	0.00102233	5	6	0.0471347	585.0, 1262.0, 79583.0, 79867.0, 91147.0, 123016.0
GO:0005730	CC	p	nucleolus	6/601	1186/29107	1.40082e-05	5	6	0.000981697	2074.0, 79858.0, 151827.0, 202051.0, 345895.0, 375298.0
GO:0005654	CC	p	nucleoplasm	48/601	3805/29107	8.71717e-05	2	48	0.00545446	368.0, 1063.0, 1069.0, 1787.0, 2074.0, 2099.0, 3664.0, 3856.0, 4602.0, 5462.0, 5784.0, 6097.0, 6932.0, 7027.0, 7161.0, 8538.0, 8607.0, 8626.0, 8856.0, 9447.0, 9493.0, 9620.0, 9627.0, 10252.0, 24137.0, 25790.0, 26292.0, 27134.0, 51473.0, 54756.0, 60529.0, 64800.0, 79858.0, 83987.0, 84688.0, 84962.0, 92565.0, 135293.0, 144100.0, 144455.0, 150290.0, 152206.0, 200403.0, 202051.0, 204851.0, 345895.0, …
GO:0008569	MF	e	minus-end-directed microtubule motor activity	10/601	18/29107	4.93269e-13	3	10	2.17877e-09	1767.0, 1768.0, 1770.0, 8701.0, 55567.0, 56171.0, 79659.0, 146754.0, 196385.0, 201625.0
GO:0045505	MF	e	dynein intermediate chain binding	12/601	34/29107	1.95208e-12	3	12	4.31117e-09	1767.0, 1768.0, 1770.0, 8701.0, 55567.0, 56171.0, 79659.0, 83657.0, 139212.0, 146754.0, 196385.0, 200132.0
GO:0051959	MF	e	dynein light intermediate chain binding	9/601	27/29107	2.16224e-09	3	9	2.62952e-06	1767.0, 1768.0, 1770.0, 8701.0, 55567.0, 56171.0, 79659.0, 146754.0, 196385.0
GO:0045504	MF	e	dynein heavy chain binding	7/601	13/29107	2.38127e-09	3	7	2.62952e-06	7802.0, 27019.0, 51626.0, 55112.0, 64446.0, 79819.0, 126820.0
GO:0003777	MF	e	microtubule motor activity	10/601	58/29107	2.79866e-07	2	10	0.000247233	9493.0, 24137.0, 55567.0, 55582.0, 56171.0, 64147.0, 64446.0, 83657.0, 146754.0, 347240.0
GO:0008017	MF	e	microtubule binding	20/601	255/29107	4.1502e-07	5	20	0.000305524	1063.0, 1069.0, 6101.0, 9493.0, 24137.0, 25876.0, 26206.0, 55259.0, 55582.0, 56890.0, 57821.0, 64147.0, 80129.0, 132851.0, 165186.0, 246176.0, 283726.0, 286207.0, 341019.0, 347240.0
GO:0045503	MF	e	dynein light chain binding	5/601	10/29107	8.53782e-07	3	5	0.000538736	27019.0, 55112.0, 64446.0, 79819.0, 126820.0
GO:0070840	MF	e	dynein complex binding	6/601	24/29107	7.41045e-06	3	6	0.00409149	1063.0, 123872.0, 146562.0, 286187.0, 348807.0, 387885.0
GO:0004550	MF	e	nucleoside diphosphate kinase activity	5/601	17/29107	1.85937e-05	6	5	0.00912537	203.0, 8382.0, 122481.0, 158067.0, 347736.0
GO:0120170	MF	e	intraciliary transport particle B binding	3/601	5/29107	8.49224e-05	3	3	0.0341002	79989.0, 92104.0, 150737.0
GO:0005515	MF	e	protein binding	303/601	12418/29107	0.000122848	2	303	0.0452184	218.0, 496.0, 585.0, 655.0, 685.0, 813.0, 940.0, 948.0, 1063.0, 1069.0, 1261.0, 1288.0, 1488.0, 1489.0, 1583.0, 1601.0, 1770.0, 2054.0, 2070.0, 2074.0, 2099.0, 2201.0, 2302.0, 3140.0, 3568.0, 3598.0, 3664.0, 3753.0, 3856.0, 3912.0, 4015.0, 4117.0, 4143.0, 4291.0, 4439.0, 4593.0, 4602.0, 4867.0, 4920.0, 4925.0, 4957.0, 5276.0, 5592.0, 5770.0, 5784.0, 5827.0, 5954.0, 5990.0, 6097.0, 6101.0, 6103.0,…
GO:0003723	MF	p	RNA binding	10/601	1389/29107	6.36725e-05	4	10	0.0281242	1787.0, 5770.0, 6103.0, 10644.0, 23196.0, 29958.0, 79730.0, 255101.0, 282996.0, 375287.0
