## Supplementary material for "Transcriptional and genetic sex differences for schizophrenia across the dorsolateral prefrontal cortex, hippocampus, and caudate nucleus": Data S4: GO_analysis_module_midnightblue.xlsx

### Sheet: Sheet1
GO	NS	enrichment	name	ratio_in_study	ratio_in_pop	p_uncorrected	depth	study_count	p_fdr_bh	study_items
GO:0006357	BP	e	regulation of transcription by RNA polymerase II	54/358	1598/29107	1.5671e-11	10	54	1.94351e-07	387.0, 405.0, 865.0, 1112.0, 1997.0, 3148.0, 3431.0, 3660.0, 4194.0, 4601.0, 4775.0, 4780.0, 5090.0, 5241.0, 6599.0, 6667.0, 6907.0, 7702.0, 7716.0, 7745.0, 7746.0, 9477.0, 10521.0, 10780.0, 11177.0, 22807.0, 23081.0, 23493.0, 25850.0, 26959.0, 51058.0, 55762.0, 55769.0, 55818.0, 56987.0, 57862.0, 79365.0, 84124.0, 84614.0, 91661.0, 127396.0, 137209.0, 144348.0, 147657.0, 147687.0, 162966.0, 2209…
GO:0005634	CC	e	nucleus	135/358	5386/29107	9.61383e-18	5	135	1.68434e-14	143.0, 387.0, 405.0, 472.0, 1027.0, 1031.0, 1112.0, 1195.0, 1500.0, 1997.0, 2752.0, 2956.0, 3021.0, 3148.0, 3431.0, 3615.0, 3660.0, 4194.0, 4601.0, 4735.0, 4775.0, 4780.0, 5062.0, 5090.0, 5130.0, 5757.0, 5890.0, 5978.0, 5981.0, 6166.0, 6194.0, 6285.0, 6429.0, 6502.0, 6599.0, 6667.0, 6788.0, 6883.0, 6907.0, 6941.0, 7289.0, 7700.0, 7716.0, 7745.0, 7746.0, 7994.0, 8202.0, 8243.0, 8481.0, 8493.0, 854…
GO:0005654	CC	e	nucleoplasm	98/358	3805/29107	6.10009e-13	2	98	5.34368e-10	405.0, 472.0, 865.0, 868.0, 1027.0, 1997.0, 2956.0, 3021.0, 3148.0, 3431.0, 3660.0, 4077.0, 4194.0, 4601.0, 4735.0, 4775.0, 4780.0, 5241.0, 5720.0, 5757.0, 5890.0, 5933.0, 5978.0, 5981.0, 6135.0, 6194.0, 6285.0, 6429.0, 6502.0, 6599.0, 6667.0, 6744.0, 6883.0, 6907.0, 7289.0, 7702.0, 7716.0, 7994.0, 8038.0, 8202.0, 8243.0, 8493.0, 8544.0, 8555.0, 8850.0, 9129.0, 9477.0, 9877.0, 10521.0, 10541.0, 1…
GO:0005829	CC	e	cytosol	115/358	5293/29107	1.93656e-10	2	115	1.13095e-07	143.0, 387.0, 472.0, 868.0, 1027.0, 1031.0, 1495.0, 1500.0, 1528.0, 2330.0, 2618.0, 2752.0, 2956.0, 3295.0, 3433.0, 3615.0, 3660.0, 4077.0, 4601.0, 4638.0, 4775.0, 4780.0, 5062.0, 5130.0, 5241.0, 5720.0, 5757.0, 5978.0, 6135.0, 6166.0, 6194.0, 6285.0, 6502.0, 6744.0, 6788.0, 7082.0, 7166.0, 7327.0, 7994.0, 8202.0, 8243.0, 8481.0, 8493.0, 8500.0, 8544.0, 8826.0, 8850.0, 9129.0, 9306.0, 9341.0, 936…
GO:0032154	CC	e	cleavage furrow	6/358	53/29107	4.68166e-05	4	6	0.0205057	387.0, 3688.0, 4638.0, 4735.0, 5962.0, 51474.0
GO:0005737	CC	e	cytoplasm	87/358	4724/29107	8.91384e-05	2	87	0.0312341	143.0, 204.0, 405.0, 472.0, 1027.0, 1031.0, 1195.0, 1373.0, 1500.0, 2252.0, 2752.0, 3148.0, 3433.0, 3615.0, 3688.0, 4638.0, 4671.0, 4735.0, 4775.0, 4780.0, 5051.0, 5062.0, 5519.0, 5720.0, 5978.0, 5981.0, 6135.0, 6285.0, 6599.0, 6667.0, 6788.0, 6991.0, 7082.0, 8202.0, 8490.0, 8500.0, 8544.0, 8555.0, 8826.0, 9306.0, 9802.0, 10157.0, 10203.0, 10404.0, 10541.0, 10628.0, 10964.0, 11232.0, 22900.0, 230…
GO:0005515	MF	e	protein binding	241/358	12418/29107	3.79552e-21	2	241	1.67648e-17	143.0, 204.0, 387.0, 405.0, 472.0, 727.0, 865.0, 868.0, 957.0, 1027.0, 1031.0, 1112.0, 1195.0, 1373.0, 1495.0, 1500.0, 1528.0, 1997.0, 2252.0, 2329.0, 2752.0, 2956.0, 3021.0, 3148.0, 3433.0, 3459.0, 3588.0, 3615.0, 3660.0, 3688.0, 3977.0, 4077.0, 4194.0, 4601.0, 4638.0, 4671.0, 4735.0, 4775.0, 4780.0, 5062.0, 5130.0, 5167.0, 5241.0, 5277.0, 5411.0, 5519.0, 5720.0, 5757.0, 5890.0, 5933.0, 5962.0, …
GO:0046872	MF	e	metal ion binding	64/358	2297/29107	6.20759e-10	4	64	1.37095e-06	1528.0, 2618.0, 3431.0, 3615.0, 3688.0, 4638.0, 4671.0, 5978.0, 6667.0, 6941.0, 7700.0, 7702.0, 7716.0, 7745.0, 7746.0, 8038.0, 8493.0, 8544.0, 9877.0, 10404.0, 10780.0, 11177.0, 11342.0, 22807.0, 25850.0, 25961.0, 51058.0, 51131.0, 51474.0, 54482.0, 54901.0, 55646.0, 55762.0, 55769.0, 55796.0, 55905.0, 57862.0, 83479.0, 84124.0, 84614.0, 91661.0, 91754.0, 115209.0, 115825.0, 117248.0, 127396.0, …
GO:0003677	MF	e	DNA binding	31/358	921/29107	4.96584e-07	4	31	0.000731136	143.0, 472.0, 3148.0, 3431.0, 3615.0, 3660.0, 4780.0, 5241.0, 5411.0, 5890.0, 5981.0, 6667.0, 6883.0, 7994.0, 8243.0, 10180.0, 23075.0, 51203.0, 54790.0, 55193.0, 55646.0, 60313.0, 79968.0, 80312.0, 84460.0, 85235.0, 94104.0, 115677.0, 157777.0, 196528.0, 389524.0
GO:0000978	MF	e	RNA polymerase II cis-regulatory region sequence-specific DNA binding	36/358	1178/29107	9.24974e-07	9	36	0.0010214	405.0, 1997.0, 3021.0, 3660.0, 4601.0, 4775.0, 4780.0, 5090.0, 5241.0, 5978.0, 6667.0, 7700.0, 7702.0, 7745.0, 7746.0, 10780.0, 22807.0, 23493.0, 25850.0, 26959.0, 51058.0, 55762.0, 55769.0, 79365.0, 84124.0, 84614.0, 91661.0, 137209.0, 144348.0, 147657.0, 147687.0, 162966.0, 220929.0, 285268.0, 342892.0, 390980.0
GO:0000981	MF	e	DNA-binding transcription factor activity, RNA polymerase II-specific	35/358	1242/29107	7.68974e-06	3	35	0.00679312	405.0, 1112.0, 1997.0, 3431.0, 3660.0, 4601.0, 4775.0, 4780.0, 5090.0, 5241.0, 6667.0, 7700.0, 7702.0, 7716.0, 7745.0, 7746.0, 10780.0, 23493.0, 26959.0, 55762.0, 55769.0, 56987.0, 79365.0, 84124.0, 84614.0, 91661.0, 127396.0, 144348.0, 147657.0, 147687.0, 285267.0, 285268.0, 389524.0, 390980.0, 100381270.0
