## Supplementary material for "Transcriptional and genetic sex differences for schizophrenia across the dorsolateral prefrontal cortex, hippocampus, and caudate nucleus": Data S4: GO_analysis_module_orange.xlsx

### Sheet: Sheet1
GO	NS	enrichment	name	ratio_in_study	ratio_in_pop	p_uncorrected	depth	study_count	p_fdr_bh	study_items
GO:0007268	BP	e	chemical synaptic transmission	10/197	245/29107	7.22877e-06	7	10	0.0471346	2911.0, 2912.0, 2917.0, 4884.0, 4986.0, 5173.0, 6854.0, 56122.0, 56123.0, 440279.0
GO:0007218	BP	e	neuropeptide signaling pathway	7/197	105/29107	7.60112e-06	6	7	0.0471346	2925.0, 4886.0, 4985.0, 4986.0, 5173.0, 6751.0, 6753.0
GO:0005887	CC	e	integral component of plasma membrane	31/197	1413/29107	7.45625e-09	4	31	1.30634e-05	147.0, 775.0, 1000.0, 1394.0, 2047.0, 2911.0, 2912.0, 2917.0, 2925.0, 3739.0, 3756.0, 3775.0, 4033.0, 4886.0, 4985.0, 4986.0, 5746.0, 6751.0, 6753.0, 8111.0, 10718.0, 50937.0, 56122.0, 56123.0, 56124.0, 56479.0, 57535.0, 57586.0, 83850.0, 127943.0, 219527.0
GO:0005886	CC	e	plasma membrane	62/197	4502/29107	1.53372e-08	3	62	1.34354e-05	147.0, 775.0, 1000.0, 1007.0, 1258.0, 1394.0, 1607.0, 2047.0, 2774.0, 2869.0, 2911.0, 2912.0, 2917.0, 2925.0, 3738.0, 3739.0, 3756.0, 3775.0, 3788.0, 4033.0, 4088.0, 4884.0, 4886.0, 4985.0, 4986.0, 5173.0, 5493.0, 5746.0, 5924.0, 6751.0, 6753.0, 6854.0, 7074.0, 8111.0, 9718.0, 10125.0, 10369.0, 23301.0, 24141.0, 26960.0, 27111.0, 29091.0, 50937.0, 51299.0, 56479.0, 56776.0, 57535.0, 57586.0, 5770…
GO:0098978	CC	e	glutamatergic synapse	14/197	333/29107	7.24182e-08	4	14	4.22923e-05	2047.0, 2911.0, 2982.0, 3738.0, 4884.0, 6854.0, 7074.0, 8499.0, 10369.0, 10718.0, 26059.0, 54477.0, 146395.0, 148281.0
GO:0008076	CC	e	voltage-gated potassium channel complex	7/197	77/29107	9.42028e-07	7	7	0.000412608	3738.0, 3739.0, 3756.0, 3775.0, 3788.0, 56479.0, 219527.0
GO:0099056	CC	e	integral component of presynaptic membrane	5/197	54/29107	3.26108e-05	6	5	0.0100434	1007.0, 3738.0, 3756.0, 4985.0, 4986.0
GO:0030425	CC	e	dendrite	12/197	423/29107	3.43951e-05	5	12	0.0100434	775.0, 2047.0, 2911.0, 2912.0, 2917.0, 3756.0, 3775.0, 4986.0, 5173.0, 55450.0, 66000.0, 85397.0
GO:0048786	CC	e	presynaptic active zone	4/197	39/29107	0.000139064	2	4	0.0336606	2917.0, 8499.0, 26059.0, 440279.0
GO:0098839	CC	e	postsynaptic density membrane	4/197	40/29107	0.000153701	6	4	0.0336606	775.0, 2911.0, 3756.0, 10369.0
GO:0099055	CC	e	integral component of postsynaptic membrane	4/197	45/29107	0.000244055	6	4	0.0474832	1007.0, 2912.0, 3738.0, 4986.0
GO:0035363	CC	e	histone locus body	2/197	4/29107	0.000271023	3	2	0.0474832	23379.0, 84524.0
GO:0042923	MF	e	neuropeptide binding	5/197	24/29107	5.16737e-07	4	5	0.00228243	2925.0, 4985.0, 4986.0, 6751.0, 6753.0
GO:0005249	MF	e	voltage-gated potassium channel activity	6/197	58/29107	2.68989e-06	9	6	0.00594062	3738.0, 3739.0, 3756.0, 3788.0, 56479.0, 219527.0
GO:0001640	MF	e	adenylate cyclase inhibiting G protein-coupled glutamate receptor activity	3/197	9/29107	2.48908e-05	6	3	0.0366476	2911.0, 2912.0, 2917.0
