## Supplementary material for "Transcriptional and genetic sex differences for schizophrenia across the dorsolateral prefrontal cortex, hippocampus, and caudate nucleus": Data S4: GO_analysis_module_pink.xlsx

### Sheet: Sheet1
GO	NS	enrichment	name	ratio_in_study	ratio_in_pop	p_uncorrected	depth	study_count	p_fdr_bh	study_items
GO:0048168	BP	e	regulation of neuronal synaptic plasticity	6/526	17/29107	3.53738e-07	8	6	0.00438705	815.0, 1627.0, 23154.0, 23237.0, 26012.0, 93650.0
GO:2000311	BP	e	regulation of AMPA receptor activity	6/526	20/29107	1.05791e-06	9	6	0.00656009	50488.0, 50944.0, 59283.0, 80863.0, 254263.0, 729956.0
GO:0007612	BP	e	learning	8/526	59/29107	1.06482e-05	6	8	0.0440195	1742.0, 6543.0, 7054.0, 10636.0, 23237.0, 57502.0, 84502.0, 84687.0
GO:0014069	CC	e	postsynaptic density	31/526	248/29107	2.98666e-17	4	31	5.23263e-14	375.0, 409.0, 815.0, 832.0, 1627.0, 1742.0, 1838.0, 2185.0, 5170.0, 5582.0, 6543.0, 8440.0, 8525.0, 8536.0, 8831.0, 9455.0, 9912.0, 10505.0, 10636.0, 11346.0, 23413.0, 26012.0, 26037.0, 50488.0, 50944.0, 59283.0, 64506.0, 84687.0, 254263.0, 388135.0, 729956.0
GO:0030425	CC	e	dendrite	34/526	423/29107	4.96655e-13	5	34	3.85743e-10	1620.0, 1627.0, 1838.0, 2002.0, 2185.0, 2901.0, 3064.0, 3350.0, 3360.0, 3770.0, 5582.0, 5818.0, 6543.0, 7054.0, 9362.0, 9371.0, 9455.0, 9912.0, 10505.0, 10636.0, 10814.0, 23154.0, 23413.0, 26012.0, 50488.0, 50944.0, 57451.0, 57502.0, 64506.0, 66004.0, 80262.0, 84687.0, 118813.0, 254263.0
GO:0098978	CC	e	glutamatergic synapse	30/526	333/29107	6.60518e-13	4	30	3.85743e-10	60.0, 375.0, 1627.0, 1742.0, 2185.0, 2901.0, 3208.0, 3359.0, 4885.0, 4916.0, 7143.0, 7781.0, 8525.0, 8536.0, 8831.0, 9455.0, 9722.0, 9912.0, 10636.0, 10814.0, 23237.0, 23413.0, 23467.0, 50944.0, 57406.0, 64840.0, 79012.0, 80863.0, 254263.0, 347730.0
GO:0005886	CC	e	plasma membrane	139/526	4502/29107	7.01938e-11	3	139	3.07449e-08	60.0, 146.0, 246.0, 360.0, 375.0, 409.0, 479.0, 540.0, 777.0, 1608.0, 1627.0, 1729.0, 1742.0, 1804.0, 1838.0, 1952.0, 2023.0, 2583.0, 2863.0, 2900.0, 2901.0, 2909.0, 3350.0, 3359.0, 3360.0, 3680.0, 3748.0, 3770.0, 3780.0, 4061.0, 4062.0, 4284.0, 4326.0, 4771.0, 4916.0, 4992.0, 5170.0, 5578.0, 5582.0, 5786.0, 5791.0, 5818.0, 6263.0, 6541.0, 6543.0, 6553.0, 6559.0, 6567.0, 6580.0, 6754.0, 6865.0, 7…
GO:0045202	CC	e	synapse	27/526	407/29107	8.52131e-09	3	27	2.98587e-06	60.0, 777.0, 816.0, 1742.0, 1838.0, 1960.0, 3350.0, 3359.0, 3360.0, 3780.0, 4061.0, 4062.0, 6543.0, 7287.0, 8662.0, 9362.0, 23085.0, 23504.0, 26012.0, 26999.0, 56130.0, 57451.0, 57502.0, 64506.0, 66004.0, 84902.0, 254263.0
GO:0043197	CC	e	dendritic spine	16/526	157/29107	2.93289e-08	6	16	8.56405e-06	409.0, 815.0, 1742.0, 2185.0, 5662.0, 6543.0, 9371.0, 9912.0, 10636.0, 11346.0, 23237.0, 23613.0, 26037.0, 50944.0, 57451.0, 254263.0
GO:0032281	CC	e	AMPA glutamate receptor complex	7/526	26/29107	2.95388e-07	7	7	7.39314e-05	1742.0, 26090.0, 57406.0, 59283.0, 64840.0, 254263.0, 729956.0
GO:0043204	CC	e	perikaryon	14/526	158/29107	1.18742e-06	2	14	0.000260045	460.0, 2901.0, 3208.0, 3748.0, 5170.0, 6543.0, 7054.0, 9362.0, 10505.0, 10814.0, 11346.0, 23154.0, 26012.0, 146760.0
GO:0030027	CC	e	lamellipodium	15/526	185/29107	1.53167e-06	4	15	0.000298165	60.0, 832.0, 1627.0, 2185.0, 2245.0, 4771.0, 4831.0, 8394.0, 8525.0, 10677.0, 11133.0, 54997.0, 57449.0, 84687.0, 146206.0
GO:0043005	CC	e	neuron projection	20/526	339/29107	4.40208e-06	4	20	0.000771244	375.0, 815.0, 816.0, 1742.0, 3359.0, 3780.0, 4771.0, 6754.0, 7054.0, 7314.0, 7781.0, 8648.0, 10677.0, 23025.0, 26012.0, 26999.0, 50944.0, 57030.0, 57451.0, 64506.0
GO:0045211	CC	e	postsynaptic membrane	12/526	139/29107	8.93726e-06	5	12	0.00142346	409.0, 1627.0, 1742.0, 2900.0, 2901.0, 3748.0, 10505.0, 50944.0, 57451.0, 93650.0, 254263.0, 729956.0
GO:0000139	CC	e	Golgi membrane	27/526	587/29107	1.09e-05	5	27	0.0015914	375.0, 540.0, 1718.0, 2583.0, 5768.0, 6483.0, 8907.0, 9215.0, 9570.0, 10652.0, 11237.0, 23085.0, 27087.0, 51304.0, 51363.0, 55512.0, 57452.0, 64377.0, 64409.0, 79369.0, 79586.0, 79888.0, 131540.0, 143187.0, 221938.0, 374378.0, 401647.0
GO:0005737	CC	e	cytoplasm	122/526	4724/29107	2.78795e-05	2	122	0.0037573	60.0, 328.0, 360.0, 375.0, 409.0, 815.0, 816.0, 1620.0, 1627.0, 1718.0, 1729.0, 1742.0, 1838.0, 1846.0, 1852.0, 1952.0, 2023.0, 2185.0, 2245.0, 3064.0, 3208.0, 3359.0, 3360.0, 4771.0, 4826.0, 4831.0, 5170.0, 5275.0, 5578.0, 5791.0, 5891.0, 6397.0, 6754.0, 7054.0, 7275.0, 7314.0, 7453.0, 7781.0, 8303.0, 8314.0, 8428.0, 8440.0, 8447.0, 8525.0, 8527.0, 8567.0, 8816.0, 8897.0, 9258.0, 9455.0, 9500.0,…
GO:0030863	CC	e	cortical cytoskeleton	5/526	21/29107	3.02851e-05	6	5	0.00378997	60.0, 832.0, 1627.0, 1742.0, 26012.0
GO:0016020	CC	e	membrane	64/526	2121/29107	5.98392e-05	2	64	0.00698922	60.0, 246.0, 540.0, 832.0, 1608.0, 1718.0, 2023.0, 2583.0, 3360.0, 4771.0, 5170.0, 5786.0, 5818.0, 6541.0, 6543.0, 6559.0, 6580.0, 7781.0, 7965.0, 8428.0, 8897.0, 8907.0, 9362.0, 9371.0, 9536.0, 9570.0, 9761.0, 10134.0, 10505.0, 10528.0, 10658.0, 10953.0, 23154.0, 23367.0, 26012.0, 26090.0, 26999.0, 50944.0, 51195.0, 51303.0, 51304.0, 54552.0, 55275.0, 56897.0, 57222.0, 57476.0, 57707.0, 58513.0,…
GO:0098839	CC	e	postsynaptic density membrane	6/526	40/29107	7.71117e-05	6	6	0.00797958	1742.0, 23237.0, 57502.0, 59283.0, 80863.0, 729956.0
GO:0048471	CC	e	perinuclear region of cytoplasm	29/526	713/29107	7.74274e-05	2	29	0.00797958	328.0, 375.0, 540.0, 2185.0, 3064.0, 4771.0, 4831.0, 5578.0, 5582.0, 6263.0, 7054.0, 7059.0, 9536.0, 9722.0, 10293.0, 23368.0, 23413.0, 25819.0, 26999.0, 55275.0, 55662.0, 56897.0, 57449.0, 83698.0, 131540.0, 143187.0, 164633.0, 221938.0, 387849.0
GO:0030424	CC	e	axon	17/526	324/29107	9.74562e-05	5	17	0.0092768	60.0, 3064.0, 3208.0, 3359.0, 3748.0, 4916.0, 6329.0, 6543.0, 7054.0, 8567.0, 9362.0, 10677.0, 50488.0, 57449.0, 118813.0, 128434.0, 347730.0
GO:0005829	CC	e	cytosol	131/526	5293/29107	0.000100605	2	131	0.0092768	60.0, 246.0, 375.0, 409.0, 815.0, 816.0, 832.0, 1608.0, 1627.0, 1718.0, 1729.0, 1742.0, 1852.0, 2023.0, 2185.0, 2245.0, 2909.0, 3064.0, 3208.0, 3899.0, 4234.0, 4306.0, 4771.0, 4831.0, 5170.0, 5275.0, 5578.0, 5582.0, 6397.0, 6559.0, 7054.0, 7088.0, 7137.0, 7187.0, 7275.0, 7287.0, 7314.0, 7453.0, 7879.0, 7965.0, 8314.0, 8344.0, 8394.0, 8428.0, 8437.0, 8440.0, 8525.0, 8527.0, 8536.0, 8567.0, 8648.0,…
GO:0015629	CC	e	actin cytoskeleton	14/526	246/29107	0.000171589	6	14	0.0150312	60.0, 832.0, 1627.0, 2909.0, 10677.0, 11346.0, 22979.0, 23164.0, 23237.0, 26037.0, 26053.0, 54492.0, 84687.0, 146206.0
GO:0099524	CC	e	postsynaptic cytosol	4/526	17/29107	0.000208135	4	4	0.0173644	1627.0, 3064.0, 5582.0, 23413.0
GO:0046658	CC	e	anchored component of plasma membrane	5/526	32/29107	0.000254402	4	5	0.0193788	79465.0, 80328.0, 80329.0, 146760.0, 266727.0
GO:0060076	CC	e	excitatory synapse	5/526	32/29107	0.000254402	4	5	0.0193788	1742.0, 50944.0, 57030.0, 57502.0, 347730.0
GO:0043025	CC	e	neuronal cell body	17/526	355/29107	0.000287294	3	17	0.0207023	1620.0, 2002.0, 2185.0, 3359.0, 3770.0, 3780.0, 6543.0, 7314.0, 9455.0, 10652.0, 22953.0, 23154.0, 23237.0, 79791.0, 83999.0, 84687.0, 143187.0
GO:0098686	CC	e	hippocampal mossy fiber to CA3 synapse	5/526	33/29107	0.000295409	5	5	0.0207023	832.0, 2900.0, 2901.0, 5818.0, 7781.0
GO:0044305	CC	e	calyx of Held	4/526	20/29107	0.000405871	4	4	0.0273494	60.0, 5582.0, 10814.0, 23413.0
GO:0043198	CC	e	dendritic shaft	5/526	36/29107	0.000448798	2	5	0.029122	8831.0, 23613.0, 27124.0, 84502.0, 254263.0
GO:0016021	CC	e	integral component of membrane	90/526	3525/29107	0.000713966	3	90	0.0446739	360.0, 460.0, 1718.0, 1804.0, 1952.0, 3748.0, 4284.0, 4992.0, 5791.0, 5818.0, 6263.0, 6483.0, 6553.0, 6567.0, 8303.0, 8567.0, 8590.0, 9536.0, 9570.0, 9671.0, 9761.0, 10446.0, 10953.0, 11161.0, 11237.0, 11264.0, 23359.0, 23467.0, 26090.0, 26251.0, 27087.0, 27239.0, 51222.0, 51303.0, 51304.0, 51363.0, 54682.0, 55061.0, 55901.0, 56130.0, 56967.0, 57030.0, 57406.0, 57452.0, 57476.0, 57502.0, 64377.0,…
GO:0005515	MF	e	protein binding	281/526	12418/29107	5.81689e-07	2	281	0.00168891	60.0, 146.0, 246.0, 328.0, 360.0, 375.0, 409.0, 540.0, 607.0, 815.0, 816.0, 832.0, 1284.0, 1620.0, 1627.0, 1718.0, 1729.0, 1742.0, 1838.0, 1846.0, 1852.0, 1961.0, 2002.0, 2023.0, 2185.0, 2355.0, 2863.0, 3064.0, 3208.0, 3263.0, 3350.0, 3359.0, 3360.0, 3421.0, 4061.0, 4062.0, 4234.0, 4284.0, 4306.0, 4771.0, 4807.0, 4831.0, 4885.0, 4916.0, 5160.0, 5170.0, 5275.0, 5467.0, 5578.0, 5582.0, 5662.0, 5786…
GO:0005509	MF	e	calcium ion binding	33/526	704/29107	7.64731e-07	5	33	0.00168891	777.0, 1608.0, 1952.0, 3208.0, 6263.0, 6586.0, 7059.0, 8447.0, 9362.0, 10669.0, 23025.0, 23413.0, 51760.0, 54997.0, 55959.0, 56097.0, 56107.0, 56111.0, 56128.0, 56129.0, 56130.0, 57451.0, 57758.0, 58513.0, 79085.0, 79888.0, 83698.0, 90342.0, 123745.0, 162494.0, 164633.0, 283748.0, 728113.0
GO:0004683	MF	e	calmodulin-dependent protein kinase activity	6/526	22/29107	1.97484e-06	7	6	0.00290762	815.0, 816.0, 2185.0, 8536.0, 57118.0, 79012.0
GO:0005544	MF	e	calcium-dependent phospholipid binding	7/526	53/29107	4.54127e-05	4	7	0.0410893	8447.0, 9362.0, 51760.0, 90342.0, 123745.0, 283748.0, 728113.0
GO:0033130	MF	e	acetylcholine receptor binding	4/526	12/29107	4.65127e-05	4	4	0.0410893	1742.0, 4061.0, 4062.0, 66004.0
