## Supplementary material for "Transcriptional and genetic sex differences for schizophrenia across the dorsolateral prefrontal cortex, hippocampus, and caudate nucleus": Data S4: GO_analysis_module_purple.xlsx

### Sheet: Sheet1
GO	NS	enrichment	name	ratio_in_study	ratio_in_pop	p_uncorrected	depth	study_count	p_fdr_bh	study_items
GO:0007399	BP	e	nervous system development	21/529	328/29107	7.57603e-07	4	21	0.00482026	91.0, 320.0, 1131.0, 1400.0, 1749.0, 1949.0, 3897.0, 5126.0, 6327.0, 8448.0, 8997.0, 9079.0, 10439.0, 23040.0, 23543.0, 51412.0, 56134.0, 56138.0, 56142.0, 56146.0, 89795.0
GO:0016079	BP	e	synaptic vesicle exocytosis	6/529	19/29107	7.77335e-07	8	6	0.00482026	1020.0, 6616.0, 6804.0, 6844.0, 8448.0, 27445.0
GO:0048488	BP	e	synaptic vesicle endocytosis	7/529	40/29107	6.97987e-06	7	7	0.0244136	273.0, 1020.0, 1173.0, 1759.0, 6804.0, 6844.0, 6855.0
GO:0016192	BP	e	vesicle-mediated transport	13/529	160/29107	7.87407e-06	4	13	0.0244136	377.0, 1173.0, 1174.0, 1175.0, 6812.0, 6844.0, 8120.0, 8997.0, 10717.0, 23095.0, 26276.0, 152579.0, 780776.0
GO:0007156	BP	e	homophilic cell adhesion via plasma membrane adhesion molecules	13/529	166/29107	1.17298e-05	5	13	0.0251163	1010.0, 3897.0, 7216.0, 9746.0, 27020.0, 54660.0, 55714.0, 56134.0, 56138.0, 56142.0, 56146.0, 57463.0, 57863.0
GO:0007268	BP	e	chemical synaptic transmission	16/529	245/29107	1.21511e-05	7	16	0.0251163	273.0, 320.0, 774.0, 784.0, 1020.0, 1131.0, 3354.0, 3786.0, 6327.0, 6616.0, 6853.0, 8448.0, 9229.0, 9568.0, 9899.0, 57468.0
GO:0090314	BP	e	positive regulation of protein targeting to membrane	6/529	30/29107	1.43547e-05	10	6	0.0254325	784.0, 1020.0, 3745.0, 8851.0, 11261.0, 54471.0
GO:0008021	CC	e	synaptic vesicle	19/529	125/29107	1.4056e-12	9	19	2.4626e-09	273.0, 320.0, 351.0, 1183.0, 1759.0, 1861.0, 6616.0, 6804.0, 6809.0, 6844.0, 6853.0, 6855.0, 9899.0, 9900.0, 23095.0, 55530.0, 114088.0, 127262.0, 388662.0
GO:0030425	CC	e	dendrite	31/529	423/29107	6.55573e-11	5	31	5.00563e-08	1020.0, 1131.0, 1821.0, 2782.0, 2785.0, 3354.0, 3632.0, 3737.0, 3745.0, 3897.0, 4131.0, 4135.0, 5126.0, 6809.0, 6853.0, 7070.0, 8851.0, 9746.0, 9900.0, 23095.0, 26047.0, 27020.0, 51617.0, 57463.0, 57692.0, 85300.0, 114088.0, 140679.0, 282679.0, 375323.0, 387804.0
GO:0005829	CC	e	cytosol	157/529	5293/29107	8.57129e-11	2	157	5.00563e-08	31.0, 47.0, 91.0, 119.0, 231.0, 273.0, 287.0, 320.0, 351.0, 398.0, 534.0, 535.0, 570.0, 705.0, 784.0, 867.0, 898.0, 1020.0, 1032.0, 1173.0, 1174.0, 1175.0, 1211.0, 1327.0, 1400.0, 1496.0, 1606.0, 1716.0, 1778.0, 1845.0, 1861.0, 1984.0, 1994.0, 2170.0, 2778.0, 2782.0, 2805.0, 3035.0, 3098.0, 3631.0, 3797.0, 3831.0, 4008.0, 4131.0, 4435.0, 4482.0, 4628.0, 5016.0, 5071.0, 5138.0, 5213.0, 5223.0, 539…
GO:0030424	CC	e	axon	26/529	324/29107	3.34696e-10	5	26	1.46597e-07	351.0, 1020.0, 1496.0, 3737.0, 3745.0, 3746.0, 3897.0, 4131.0, 4135.0, 4744.0, 6804.0, 6812.0, 6853.0, 8851.0, 10439.0, 23057.0, 23095.0, 26047.0, 26115.0, 27020.0, 27445.0, 55714.0, 85300.0, 130074.0, 285175.0, 387804.0
GO:0098978	CC	e	glutamatergic synapse	23/529	333/29107	5.80118e-08	4	23	2.03273e-05	320.0, 1020.0, 1173.0, 1759.0, 1821.0, 1949.0, 1994.0, 5575.0, 6616.0, 6804.0, 6809.0, 6812.0, 9228.0, 9229.0, 9746.0, 9900.0, 27020.0, 27445.0, 57460.0, 64101.0, 84961.0, 145581.0, 388662.0
GO:0030426	CC	e	growth cone	14/529	134/29107	1.6844e-07	3	14	4.31983e-05	867.0, 1020.0, 1400.0, 1861.0, 3831.0, 4131.0, 6616.0, 6809.0, 7070.0, 8851.0, 10409.0, 10540.0, 22853.0, 85300.0
GO:0030285	CC	e	integral component of synaptic vesicle membrane	8/529	35/29107	1.72596e-07	5	8	4.31983e-05	534.0, 6804.0, 6844.0, 6855.0, 9900.0, 81615.0, 140679.0, 388662.0
GO:0014069	CC	e	postsynaptic density	18/529	248/29107	7.80896e-07	4	18	0.000171016	119.0, 1020.0, 1821.0, 2785.0, 3631.0, 3752.0, 4131.0, 4744.0, 5071.0, 6804.0, 6853.0, 8851.0, 8997.0, 9228.0, 9229.0, 27445.0, 53335.0, 400745.0
GO:0030672	CC	e	synaptic vesicle membrane	10/529	74/29107	9.15572e-07	8	10	0.000178231	273.0, 1211.0, 6844.0, 6853.0, 6855.0, 9899.0, 9900.0, 55530.0, 127262.0, 140679.0
GO:0043005	CC	e	neuron projection	21/529	339/29107	1.28733e-06	4	21	0.000225541	287.0, 1020.0, 5071.0, 5126.0, 6616.0, 6804.0, 6809.0, 6844.0, 6855.0, 8448.0, 8851.0, 9568.0, 9899.0, 9900.0, 23095.0, 25804.0, 55714.0, 55964.0, 57468.0, 85300.0, 140679.0
GO:0098685	CC	e	Schaffer collateral - CA1 synapse	10/529	78/29107	1.50291e-06	4	10	0.000239372	320.0, 1020.0, 4744.0, 5575.0, 6809.0, 6853.0, 6855.0, 27020.0, 64101.0, 84961.0
GO:0005874	CC	e	microtubule	19/529	298/29107	2.69363e-06	6	19	0.000393271	1020.0, 1759.0, 1778.0, 3797.0, 3831.0, 4131.0, 4135.0, 6903.0, 7277.0, 7280.0, 10540.0, 10574.0, 11258.0, 23095.0, 27229.0, 55638.0, 83593.0, 152789.0, 157922.0
GO:0043204	CC	e	perikaryon	13/529	158/29107	6.86485e-06	2	13	0.00092517	351.0, 1020.0, 1400.0, 1821.0, 3737.0, 3745.0, 4131.0, 4878.0, 5126.0, 8851.0, 10439.0, 26047.0, 57463.0
GO:0048471	CC	e	perinuclear region of cytoplasm	31/529	713/29107	1.0263e-05	2	31	0.00127224	231.0, 309.0, 320.0, 351.0, 377.0, 535.0, 867.0, 3787.0, 4131.0, 4135.0, 4878.0, 5071.0, 5138.0, 6616.0, 6812.0, 6844.0, 6855.0, 8851.0, 10079.0, 10193.0, 11258.0, 22853.0, 26276.0, 30845.0, 57692.0, 84649.0, 85300.0, 116841.0, 130074.0, 282679.0, 378884.0
GO:0008076	CC	e	voltage-gated potassium channel complex	9/529	77/29107	1.08924e-05	7	9	0.00127224	3737.0, 3745.0, 3746.0, 3752.0, 3758.0, 3786.0, 3787.0, 26047.0, 80333.0
GO:0098793	CC	e	presynapse	10/529	104/29107	2.04647e-05	2	10	0.00224088	1020.0, 1173.0, 5071.0, 8851.0, 51248.0, 51560.0, 55964.0, 84961.0, 85300.0, 116841.0
GO:0098982	CC	e	GABA-ergic synapse	8/529	65/29107	2.29588e-05	4	8	0.0022927	3752.0, 9746.0, 9900.0, 27020.0, 27445.0, 140679.0, 145581.0, 388662.0
GO:0070032	CC	e	synaptobrevin 2-SNAP-25-syntaxin-1a-complexin I complex	3/529	4/29107	2.35551e-05	4	3	0.0022927	6616.0, 6804.0, 6844.0
GO:0005739	CC	e	mitochondrion	46/529	1307/29107	2.68571e-05	5	46	0.00247651	287.0, 309.0, 1327.0, 1431.0, 1716.0, 2100.0, 3035.0, 3098.0, 3420.0, 4482.0, 4702.0, 4705.0, 5071.0, 6812.0, 7390.0, 7915.0, 8508.0, 9054.0, 9172.0, 9467.0, 9673.0, 10367.0, 10873.0, 11022.0, 11332.0, 11334.0, 23095.0, 23786.0, 23787.0, 25830.0, 27165.0, 51335.0, 51603.0, 54471.0, 55245.0, 55794.0, 57019.0, 57128.0, 64928.0, 64963.0, 65009.0, 83636.0, 84649.0, 84881.0, 133522.0, 283514.0
GO:0005737	CC	e	cytoplasm	122/529	4724/29107	3.78829e-05	2	122	0.00331854	103.0, 309.0, 320.0, 351.0, 377.0, 705.0, 898.0, 1020.0, 1032.0, 1496.0, 1716.0, 1749.0, 1759.0, 1845.0, 1984.0, 1994.0, 2782.0, 2805.0, 3035.0, 3631.0, 4008.0, 4435.0, 4482.0, 4628.0, 4705.0, 4744.0, 4878.0, 5071.0, 5138.0, 5201.0, 5223.0, 5575.0, 5705.0, 6301.0, 6616.0, 6812.0, 6903.0, 6992.0, 7204.0, 7277.0, 7280.0, 7345.0, 8079.0, 8851.0, 8900.0, 8997.0, 9100.0, 9110.0, 9467.0, 9568.0, 9577.0…
GO:0048787	CC	e	presynaptic active zone membrane	4/529	12/29107	4.75543e-05	5	4	0.00396739	320.0, 6804.0, 6809.0, 6812.0
GO:0048786	CC	e	presynaptic active zone	6/529	39/29107	6.86738e-05	2	6	0.00546893	351.0, 6853.0, 6855.0, 9900.0, 127262.0, 140679.0
GO:0032809	CC	e	neuronal cell body membrane	5/529	28/29107	0.000135317	3	5	0.0103077	3737.0, 3745.0, 3746.0, 7070.0, 57463.0
GO:1904115	CC	e	axon cytoplasm	7/529	63/29107	0.000144513	6	7	0.0105495	1778.0, 7014.0, 7345.0, 8120.0, 23095.0, 55638.0, 84871.0
GO:0015630	CC	e	microtubule cytoskeleton	11/529	162/29107	0.000195536	6	11	0.013653	5016.0, 6709.0, 7277.0, 8900.0, 10982.0, 11261.0, 27229.0, 55964.0, 89927.0, 145483.0, 256714.0
GO:0005886	CC	e	plasma membrane	114/529	4502/29107	0.000202613	3	114	0.013653	47.0, 91.0, 119.0, 273.0, 287.0, 320.0, 351.0, 377.0, 398.0, 412.0, 535.0, 774.0, 776.0, 867.0, 925.0, 1010.0, 1020.0, 1131.0, 1173.0, 1175.0, 1211.0, 1606.0, 1759.0, 1821.0, 1949.0, 2782.0, 2785.0, 3354.0, 3631.0, 3632.0, 3737.0, 3745.0, 3746.0, 3752.0, 3758.0, 3786.0, 3787.0, 3897.0, 4131.0, 4482.0, 4978.0, 5138.0, 5395.0, 5575.0, 6327.0, 6616.0, 6709.0, 6804.0, 6809.0, 6812.0, 6844.0, 6869.0, …
GO:0031901	CC	e	early endosome membrane	11/529	167/29107	0.000254636	7	11	0.0165231	1183.0, 3631.0, 9110.0, 9980.0, 10079.0, 26276.0, 29934.0, 51617.0, 81609.0, 81615.0, 157807.0
GO:0033010	CC	e	paranodal junction	3/529	8/29107	0.00031229	5	3	0.0195405	231.0, 3737.0, 26047.0
GO:0071001	CC	e	U4/U6 snRNP	2/529	2/29107	0.000329693	5	2	0.019918	9128.0, 10465.0
GO:0044306	CC	e	neuron projection terminus	4/529	20/29107	0.000414686	2	4	0.0242177	6844.0, 7345.0, 85300.0, 140679.0
GO:0008540	CC	e	proteasome regulatory particle, base subcomplex	3/529	9/29107	0.000462114	2	3	0.0261169	5702.0, 5705.0, 5708.0
GO:0032588	CC	e	trans-Golgi network membrane	8/529	100/29107	0.000486699	4	8	0.0266468	351.0, 1174.0, 1211.0, 9382.0, 10079.0, 10717.0, 51617.0, 157807.0
GO:0005802	CC	e	trans-Golgi network	11/529	182/29107	0.000529483	4	11	0.0274228	6616.0, 6844.0, 7260.0, 9435.0, 9980.0, 10079.0, 10717.0, 23057.0, 84679.0, 157807.0, 200312.0
GO:0045202	CC	e	synapse	18/529	407/29107	0.000532177	3	18	0.0274228	351.0, 774.0, 784.0, 1131.0, 1759.0, 2782.0, 3354.0, 3786.0, 4131.0, 6327.0, 6844.0, 10439.0, 23057.0, 27445.0, 51248.0, 57468.0, 85300.0, 221692.0
GO:0046540	CC	e	U4/U6 x U5 tri-snRNP complex	5/529	39/29107	0.000672621	6	5	0.0331718	4809.0, 9128.0, 9343.0, 10465.0, 25804.0
GO:0016020	CC	e	membrane	60/529	2121/29107	0.000681613	2	60	0.0331718	47.0, 103.0, 309.0, 398.0, 412.0, 705.0, 784.0, 1020.0, 1174.0, 1211.0, 1327.0, 1606.0, 1759.0, 1778.0, 1861.0, 1984.0, 1994.0, 2778.0, 2782.0, 3632.0, 3831.0, 5126.0, 5213.0, 5223.0, 5690.0, 5702.0, 5705.0, 5708.0, 6616.0, 6709.0, 6844.0, 7798.0, 8079.0, 8851.0, 9110.0, 9343.0, 9899.0, 10197.0, 10540.0, 11128.0, 23185.0, 23420.0, 23633.0, 23787.0, 25789.0, 25804.0, 26047.0, 27229.0, 55466.0, 557…
GO:0070033	CC	e	synaptobrevin 2-SNAP-25-syntaxin-1a-complexin II complex	2/529	3/29107	0.000977139	4	2	0.0438961	6804.0, 6844.0
GO:0016533	CC	e	protein kinase 5 complex	2/529	3/29107	0.000977139	7	2	0.0438961	1020.0, 8851.0
GO:0005615	CC	p	extracellular space	14/529	1708/29107	0.000710591	2	14	0.0336474	231.0, 351.0, 2170.0, 2794.0, 4878.0, 5126.0, 5950.0, 6585.0, 7167.0, 7478.0, 9110.0, 10439.0, 25818.0, 729238.0
GO:0005515	MF	e	protein binding	315/529	12418/29107	4.6202e-15	2	315	2.04074e-11	31.0, 47.0, 56.0, 91.0, 103.0, 231.0, 273.0, 287.0, 309.0, 320.0, 351.0, 377.0, 398.0, 534.0, 535.0, 570.0, 705.0, 774.0, 776.0, 784.0, 867.0, 898.0, 925.0, 1020.0, 1032.0, 1131.0, 1173.0, 1175.0, 1183.0, 1211.0, 1327.0, 1400.0, 1496.0, 1759.0, 1778.0, 1845.0, 1861.0, 1949.0, 1984.0, 1994.0, 2100.0, 2170.0, 2778.0, 2782.0, 2785.0, 3049.0, 3098.0, 3354.0, 3631.0, 3632.0, 3737.0, 3745.0, 3746.0, 37…
GO:0019901	MF	e	protein kinase binding	24/529	470/29107	6.66626e-06	5	24	0.0144114	119.0, 287.0, 784.0, 898.0, 1020.0, 1032.0, 1759.0, 1845.0, 1994.0, 4744.0, 5071.0, 5223.0, 6812.0, 6853.0, 7070.0, 7277.0, 8851.0, 9900.0, 10540.0, 10982.0, 22924.0, 51400.0, 53335.0, 53358.0
GO:0019894	MF	e	kinesin binding	7/529	42/29107	9.78817e-06	4	7	0.0144114	1861.0, 3737.0, 3746.0, 4744.0, 23095.0, 55638.0, 85300.0
