## Supplementary material for "Transcriptional and genetic sex differences for schizophrenia across the dorsolateral prefrontal cortex, hippocampus, and caudate nucleus": Data S4: GO_analysis_module_red.xlsx

### Sheet: Sheet1
GO	NS	enrichment	name	ratio_in_study	ratio_in_pop	p_uncorrected	depth	study_count	p_fdr_bh	study_items
GO:0032981	BP	e	mitochondrial respiratory chain complex I assembly	16/705	57/29107	2.72945e-13	8	16	3.38506e-09	4698.0, 4706.0, 4707.0, 4709.0, 4711.0, 4712.0, 4718.0, 4719.0, 4722.0, 29078.0, 51103.0, 79133.0, 90871.0, 91942.0, 137682.0, 284184.0
GO:0016567	BP	e	protein ubiquitination	40/705	479/29107	1.39207e-11	9	40	8.63225e-08	373.0, 996.0, 6049.0, 7320.0, 7336.0, 7347.0, 7428.0, 8450.0, 8452.0, 8916.0, 9616.0, 9655.0, 9867.0, 10001.0, 10016.0, 10116.0, 10299.0, 23008.0, 23608.0, 23609.0, 25820.0, 26260.0, 26268.0, 51003.0, 51130.0, 51132.0, 53339.0, 55148.0, 55832.0, 55975.0, 56888.0, 57531.0, 64839.0, 80124.0, 80204.0, 140460.0, 140461.0, 143279.0, 147339.0, 200933.0
GO:0006120	BP	e	mitochondrial electron transport, NADH to ubiquinone	12/705	45/29107	5.1419e-10	8	12	2.12566e-06	1738.0, 4697.0, 4698.0, 4706.0, 4707.0, 4709.0, 4711.0, 4712.0, 4718.0, 4719.0, 4722.0, 51103.0
GO:0015031	BP	e	protein transport	31/705	357/29107	1.10207e-09	5	31	3.41696e-06	1894.0, 2060.0, 5481.0, 5538.0, 5862.0, 8658.0, 9135.0, 9522.0, 9527.0, 10651.0, 23033.0, 23355.0, 51361.0, 51463.0, 51534.0, 54812.0, 55207.0, 55770.0, 56648.0, 56943.0, 57097.0, 57132.0, 59343.0, 60561.0, 64393.0, 64400.0, 149371.0, 163486.0, 345778.0, 375056.0, 404636.0
GO:0007007	BP	e	inner mitochondrial membrane organization	7/705	19/29107	1.85633e-07	7	7	0.000460444	4976.0, 10651.0, 27069.0, 79135.0, 137392.0, 345778.0, 440574.0
GO:0006511	BP	e	ubiquitin-dependent protein catabolic process	22/705	251/29107	2.44124e-07	8	22	0.000504604	5687.0, 5688.0, 6049.0, 6921.0, 7320.0, 7347.0, 8452.0, 8533.0, 9616.0, 9690.0, 23032.0, 25820.0, 26994.0, 51132.0, 51377.0, 54542.0, 57531.0, 80204.0, 80762.0, 84669.0, 147339.0, 200933.0
GO:0015986	BP	e	ATP synthesis coupled proton transport	5/705	15/29107	2.01733e-05	12	5	0.0357414	509.0, 515.0, 518.0, 10476.0, 10632.0
GO:0006457	BP	e	protein folding	13/705	136/29107	2.79361e-05	2	13	0.043308	3301.0, 5203.0, 5481.0, 6950.0, 7265.0, 7266.0, 10049.0, 10576.0, 10694.0, 30001.0, 51645.0, 56605.0, 80273.0
GO:0005739	CC	e	mitochondrion	122/705	1307/29107	1.69247e-38	5	122	2.96521e-35	36.0, 39.0, 509.0, 515.0, 586.0, 1345.0, 1350.0, 1629.0, 1653.0, 1678.0, 1737.0, 1738.0, 2271.0, 2926.0, 3301.0, 3308.0, 4199.0, 4697.0, 4706.0, 4707.0, 4711.0, 4712.0, 4718.0, 4719.0, 4722.0, 4976.0, 5203.0, 5250.0, 5515.0, 5599.0, 5728.0, 5910.0, 6390.0, 6391.0, 6647.0, 6782.0, 7385.0, 7386.0, 7388.0, 7428.0, 7991.0, 8034.0, 8678.0, 8803.0, 9804.0, 9868.0, 10087.0, 10476.0, 10632.0, 10651.0, 10…
GO:0005743	CC	e	mitochondrial inner membrane	59/705	404/29107	9.53169e-29	5	59	8.34976e-26	509.0, 515.0, 1345.0, 1350.0, 1678.0, 3945.0, 4697.0, 4698.0, 4706.0, 4707.0, 4709.0, 4711.0, 4712.0, 4718.0, 4722.0, 4976.0, 5250.0, 6390.0, 6391.0, 7385.0, 7386.0, 7388.0, 8034.0, 9377.0, 10476.0, 10632.0, 10884.0, 10939.0, 10975.0, 11222.0, 23530.0, 25994.0, 26521.0, 27089.0, 28977.0, 28982.0, 29078.0, 29088.0, 51021.0, 51103.0, 51318.0, 51650.0, 54968.0, 55173.0, 55972.0, 60558.0, 65008.0, 78…
GO:0005829	CC	e	cytosol	249/705	5293/29107	6.25217e-28	2	249	3.65127e-25	39.0, 52.0, 164.0, 225.0, 586.0, 669.0, 996.0, 1033.0, 1213.0, 1398.0, 1629.0, 1653.0, 1894.0, 1965.0, 1974.0, 1977.0, 2060.0, 2271.0, 2547.0, 2961.0, 3094.0, 3157.0, 3301.0, 3308.0, 3476.0, 3836.0, 3845.0, 3945.0, 4085.0, 4199.0, 4205.0, 4338.0, 4659.0, 4677.0, 4733.0, 4947.0, 4976.0, 5000.0, 5037.0, 5048.0, 5110.0, 5140.0, 5203.0, 5291.0, 5433.0, 5471.0, 5481.0, 5515.0, 5529.0, 5538.0, 5563.0, …
GO:0005654	CC	e	nucleoplasm	193/705	3805/29107	1.82862e-24	2	193	8.00935e-22	515.0, 545.0, 996.0, 1024.0, 1054.0, 1386.0, 1653.0, 1894.0, 2547.0, 2926.0, 2959.0, 2961.0, 2965.0, 3094.0, 3622.0, 3836.0, 4085.0, 4205.0, 4338.0, 4436.0, 4437.0, 4659.0, 4706.0, 4711.0, 4712.0, 4976.0, 5000.0, 5291.0, 5431.0, 5433.0, 5481.0, 5563.0, 5591.0, 5599.0, 5687.0, 5688.0, 5700.0, 5713.0, 5718.0, 5728.0, 5775.0, 5810.0, 5887.0, 5901.0, 5983.0, 6049.0, 6197.0, 6390.0, 6627.0, 6647.0, 66…
GO:0005634	CC	e	nucleus	225/705	5386/29107	5.01133e-18	5	225	1.75597e-15	310.0, 373.0, 515.0, 545.0, 805.0, 996.0, 1024.0, 1054.0, 1386.0, 1398.0, 1653.0, 1738.0, 1894.0, 1965.0, 1977.0, 2271.0, 2287.0, 2547.0, 2959.0, 3094.0, 3149.0, 3301.0, 3308.0, 3622.0, 3836.0, 3843.0, 4085.0, 4205.0, 4436.0, 4437.0, 4733.0, 4947.0, 5000.0, 5037.0, 5203.0, 5291.0, 5431.0, 5433.0, 5481.0, 5515.0, 5529.0, 5538.0, 5563.0, 5591.0, 5599.0, 5687.0, 5688.0, 5700.0, 5713.0, 5728.0, 5810.…
GO:0005737	CC	e	cytoplasm	183/705	4724/29107	2.57925e-11	2	183	7.53141e-09	39.0, 52.0, 164.0, 310.0, 373.0, 805.0, 819.0, 996.0, 1033.0, 1386.0, 1398.0, 1629.0, 1653.0, 1894.0, 1977.0, 2060.0, 2271.0, 2926.0, 3094.0, 3149.0, 3157.0, 3476.0, 3836.0, 3843.0, 3845.0, 3945.0, 4085.0, 4659.0, 4677.0, 4718.0, 4733.0, 4947.0, 4976.0, 5110.0, 5203.0, 5291.0, 5481.0, 5529.0, 5573.0, 5599.0, 5718.0, 5728.0, 5775.0, 5901.0, 5921.0, 6049.0, 6197.0, 6647.0, 6772.0, 6782.0, 6867.0, 6…
GO:0005759	CC	e	mitochondrial matrix	32/705	381/29107	1.35933e-09	5	32	2.97694e-07	36.0, 318.0, 509.0, 515.0, 1629.0, 1737.0, 1738.0, 2271.0, 4706.0, 4719.0, 4722.0, 6647.0, 8505.0, 8803.0, 11315.0, 22868.0, 23568.0, 51022.0, 51103.0, 51805.0, 54802.0, 55006.0, 55347.0, 57570.0, 60558.0, 79072.0, 80273.0, 81689.0, 84340.0, 152926.0, 160760.0, 166785.0
GO:0016020	CC	e	membrane	95/705	2121/29107	6.749e-09	2	95	1.3138e-06	164.0, 310.0, 509.0, 515.0, 805.0, 819.0, 1213.0, 1398.0, 1653.0, 1965.0, 2060.0, 2547.0, 3301.0, 3843.0, 3845.0, 3945.0, 4436.0, 4437.0, 4733.0, 4976.0, 5140.0, 5250.0, 5291.0, 5431.0, 5515.0, 5538.0, 5573.0, 5591.0, 5700.0, 5713.0, 5718.0, 5870.0, 5901.0, 6009.0, 6138.0, 6307.0, 6867.0, 7266.0, 7357.0, 7428.0, 7458.0, 8452.0, 8460.0, 9107.0, 9236.0, 9474.0, 9527.0, 9653.0, 9868.0, 9931.0, 10001…
GO:0005747	CC	e	mitochondrial respiratory chain complex I	11/705	48/29107	1.55777e-08	6	11	2.72921e-06	4697.0, 4698.0, 4706.0, 4707.0, 4709.0, 4711.0, 4712.0, 4718.0, 4719.0, 4722.0, 51103.0
GO:0005751	CC	e	mitochondrial respiratory chain complex IV	7/705	19/29107	1.85633e-07	5	7	2.92264e-05	1345.0, 1347.0, 1350.0, 4697.0, 7385.0, 7386.0, 9377.0
GO:0005730	CC	e	nucleolus	59/705	1186/29107	2.00181e-07	5	59	2.92264e-05	1024.0, 2547.0, 3843.0, 4659.0, 5000.0, 5291.0, 5481.0, 5591.0, 5901.0, 5955.0, 6197.0, 6772.0, 7341.0, 9643.0, 10286.0, 10302.0, 10651.0, 10927.0, 11102.0, 11137.0, 26156.0, 26747.0, 26782.0, 27330.0, 29789.0, 51118.0, 51377.0, 51538.0, 51567.0, 53354.0, 54700.0, 54840.0, 54881.0, 54955.0, 55975.0, 64393.0, 64946.0, 79980.0, 80204.0, 84135.0, 84154.0, 134510.0, 205564.0, 319103.0, 338433.0, 4046…
GO:0005643	CC	e	nuclear pore	10/705	64/29107	3.03736e-06	3	10	0.000409342	3836.0, 3843.0, 5901.0, 7341.0, 8658.0, 10762.0, 11097.0, 56648.0, 57097.0, 59343.0
GO:0000502	CC	e	proteasome complex	9/705	53/29107	4.66153e-06	5	9	0.000583358	5687.0, 5688.0, 5700.0, 5713.0, 5718.0, 5887.0, 9097.0, 9690.0, 9861.0
GO:0000139	CC	e	Golgi membrane	33/705	587/29107	8.69926e-06	5	33	0.000927659	164.0, 373.0, 390.0, 3845.0, 5862.0, 5870.0, 6009.0, 7357.0, 8460.0, 8658.0, 8674.0, 8869.0, 9527.0, 9653.0, 9867.0, 10484.0, 10559.0, 10678.0, 10955.0, 11311.0, 23033.0, 23461.0, 23760.0, 25834.0, 26958.0, 54503.0, 57531.0, 60592.0, 64841.0, 79135.0, 80762.0, 114805.0, 201475.0
GO:0005741	CC	e	mitochondrial outer membrane	16/705	180/29107	8.75019e-06	6	16	0.000927659	518.0, 1386.0, 3845.0, 4976.0, 9804.0, 9868.0, 10651.0, 10857.0, 23305.0, 51309.0, 55847.0, 57103.0, 84816.0, 84896.0, 91137.0, 139341.0
GO:0005750	CC	e	mitochondrial respiratory chain complex III	5/705	13/29107	9.00126e-06	5	5	0.000927659	7385.0, 7386.0, 7388.0, 10975.0, 27089.0
GO:0000151	CC	e	ubiquitin ligase complex	12/705	109/29107	1.36506e-05	4	12	0.00132866	10001.0, 10048.0, 25820.0, 26260.0, 26268.0, 26994.0, 51003.0, 51646.0, 55832.0, 79184.0, 80204.0, 84259.0
GO:0044297	CC	e	cell body	10/705	77/29107	1.6585e-05	2	10	0.00152932	6950.0, 10159.0, 10576.0, 10694.0, 10857.0, 11315.0, 23032.0, 27101.0, 63932.0, 114134.0
GO:0005694	CC	e	chromosome	16/705	198/29107	2.87061e-05	5	16	0.00251466	545.0, 2271.0, 2959.0, 3149.0, 5810.0, 9575.0, 11073.0, 11137.0, 26156.0, 51535.0, 56158.0, 64946.0, 80204.0, 84154.0, 84301.0, 112441434.0
GO:0005753	CC	e	mitochondrial proton-transporting ATP synthase complex	5/705	17/29107	3.99293e-05	5	5	0.00333124	509.0, 515.0, 10476.0, 10632.0, 84833.0
GO:0005762	CC	e	mitochondrial large ribosomal subunit	8/705	54/29107	4.43029e-05	6	8	0.00352812	10884.0, 11222.0, 28977.0, 29088.0, 51318.0, 78988.0, 84311.0, 219927.0
GO:0005794	CC	e	Golgi apparatus	45/705	988/29107	5.336e-05	5	45	0.00406464	164.0, 545.0, 5140.0, 5538.0, 5563.0, 5862.0, 5870.0, 6950.0, 8452.0, 8460.0, 8658.0, 8674.0, 8766.0, 9213.0, 9527.0, 9910.0, 10087.0, 10490.0, 10559.0, 11137.0, 11311.0, 23032.0, 23259.0, 23461.0, 23760.0, 25843.0, 26052.0, 27072.0, 51535.0, 54812.0, 54940.0, 55832.0, 60592.0, 60684.0, 64841.0, 80723.0, 80762.0, 84084.0, 84541.0, 84669.0, 85465.0, 114805.0, 136647.0, 201475.0, 730094.0
GO:0016604	CC	e	nuclear body	20/705	321/29107	0.000125732	2	20	0.0088113	1894.0, 2959.0, 4722.0, 4733.0, 6627.0, 7341.0, 8658.0, 10048.0, 10284.0, 10302.0, 10622.0, 10926.0, 11051.0, 11073.0, 25820.0, 29883.0, 51567.0, 57097.0, 57531.0, 79980.0
GO:0005813	CC	e	centrosome	28/705	527/29107	0.000134401	3	28	0.00905659	805.0, 996.0, 4659.0, 5048.0, 5573.0, 6950.0, 8452.0, 8766.0, 9657.0, 10286.0, 10694.0, 11051.0, 23032.0, 23172.0, 23568.0, 29789.0, 51143.0, 51361.0, 51646.0, 79959.0, 84084.0, 114791.0, 115752.0, 126731.0, 136647.0, 205564.0, 255758.0, 440145.0
GO:0005758	CC	e	mitochondrial intermembrane space	9/705	84/29107	0.000198953	6	9	0.0123819	1678.0, 4719.0, 4976.0, 6647.0, 11315.0, 23568.0, 57486.0, 79145.0, 388753.0
GO:0140275	CC	e	MIB complex	4/705	13/29107	0.000204952	4	4	0.0123819	10651.0, 79135.0, 345778.0, 440574.0
GO:0001401	CC	e	SAM complex	4/705	13/29107	0.000204952	5	4	0.0123819	10651.0, 79135.0, 345778.0, 440574.0
GO:0005746	CC	e	mitochondrial respirasome	4/705	14/29107	0.000281444	3	4	0.0159061	1347.0, 7388.0, 23530.0, 55969.0
GO:0031461	CC	e	cullin-RING ubiquitin ligase complex	4/705	14/29107	0.000281444	5	4	0.0159061	8450.0, 8452.0, 9616.0, 55832.0
GO:0010494	CC	e	cytoplasmic stress granule	8/705	77/29107	0.000550402	7	8	0.0301345	1653.0, 1965.0, 1977.0, 5563.0, 9908.0, 51441.0, 54542.0, 55239.0
GO:0031533	CC	e	mRNA cap methyltransferase complex	2/705	2/29107	0.000585844	5	2	0.0301882	8731.0, 83640.0
GO:0032302	CC	e	MutSbeta complex	2/705	2/29107	0.000585844	4	2	0.0301882	4436.0, 4437.0
GO:0005838	CC	e	proteasome regulatory particle	3/705	8/29107	0.000723455	2	3	0.0352082	5713.0, 5718.0, 9861.0
GO:0002199	CC	e	zona pellucida receptor complex	3/705	8/29107	0.000723455	2	3	0.0352082	6950.0, 10576.0, 10694.0
GO:0000922	CC	e	spindle pole	10/705	122/29107	0.000788645	2	10	0.0373434	805.0, 4085.0, 5515.0, 8452.0, 8766.0, 11073.0, 51143.0, 79184.0, 114791.0, 255758.0
GO:0016605	CC	e	PML body	9/705	102/29107	0.000842907	3	9	0.0388625	545.0, 5728.0, 6049.0, 7341.0, 9063.0, 11073.0, 11315.0, 51567.0, 59343.0
GO:0055037	CC	e	recycling endosome	10/705	127/29107	0.00107487	8	10	0.0482863	164.0, 5901.0, 5911.0, 8766.0, 9135.0, 10490.0, 26994.0, 53354.0, 57614.0, 201475.0
GO:0048471	CC	e	perinuclear region of cytoplasm	32/705	713/29107	0.00114044	2	32	0.0499511	164.0, 1033.0, 1974.0, 1977.0, 3301.0, 4085.0, 5048.0, 5922.0, 6772.0, 7163.0, 7458.0, 8766.0, 9107.0, 10049.0, 10087.0, 10484.0, 10490.0, 10597.0, 10955.0, 11315.0, 23032.0, 25843.0, 26052.0, 54511.0, 54812.0, 55109.0, 55975.0, 63979.0, 80762.0, 81892.0, 149371.0, 284161.0
GO:0005615	CC	p	extracellular space	9/705	1708/29107	9.89963e-10	2	9	2.47774e-07	6647.0, 23234.0, 23394.0, 26521.0, 51118.0, 79135.0, 285315.0, 387104.0, 100126317.0
GO:0005887	CC	p	integral component of plasma membrane	14/705	1413/29107	8.60878e-05	4	14	0.00628441	961.0, 5250.0, 7220.0, 7991.0, 8869.0, 9194.0, 10559.0, 10857.0, 55246.0, 56139.0, 64327.0, 80723.0, 114134.0, 145389.0
GO:0005515	MF	e	protein binding	505/705	12418/29107	1.01857e-55	2	505	4.49903e-52	39.0, 52.0, 164.0, 225.0, 310.0, 318.0, 373.0, 390.0, 509.0, 515.0, 545.0, 669.0, 805.0, 819.0, 961.0, 996.0, 1024.0, 1033.0, 1040.0, 1054.0, 1213.0, 1345.0, 1347.0, 1350.0, 1386.0, 1398.0, 1653.0, 1678.0, 1737.0, 1738.0, 1894.0, 1965.0, 1974.0, 1977.0, 2060.0, 2271.0, 2287.0, 2547.0, 2823.0, 2926.0, 2959.0, 2961.0, 2965.0, 3094.0, 3149.0, 3301.0, 3308.0, 3476.0, 3622.0, 3836.0, 3843.0, 3845.0, 3…
GO:0003723	MF	e	RNA binding	79/705	1389/29107	2.35723e-12	4	79	5.20593e-09	310.0, 509.0, 1213.0, 1653.0, 1965.0, 1974.0, 1977.0, 2287.0, 2547.0, 2926.0, 2961.0, 3149.0, 3843.0, 5037.0, 5431.0, 5591.0, 5687.0, 5700.0, 5901.0, 6138.0, 6627.0, 6950.0, 7295.0, 7341.0, 7458.0, 8634.0, 8731.0, 9666.0, 9908.0, 9931.0, 10284.0, 10289.0, 10539.0, 10556.0, 10884.0, 10946.0, 10949.0, 11051.0, 11097.0, 11171.0, 11222.0, 22868.0, 23608.0, 23609.0, 26156.0, 26747.0, 28977.0, 29088.0,…
GO:0051082	MF	e	unfolded protein binding	15/705	112/29107	8.92937e-08	3	15	0.00013147	3301.0, 5203.0, 6782.0, 6950.0, 7265.0, 9804.0, 10049.0, 10294.0, 10576.0, 10694.0, 10939.0, 51103.0, 55027.0, 56605.0, 80273.0
GO:0008137	MF	e	NADH dehydrogenase (ubiquinone) activity	9/705	42/29107	5.94755e-07	7	9	0.000656758	4697.0, 4698.0, 4707.0, 4709.0, 4711.0, 4712.0, 4718.0, 4719.0, 4722.0
GO:0005525	MF	e	GTP binding	25/705	373/29107	5.44629e-06	8	25	0.00369318	318.0, 373.0, 390.0, 3845.0, 4733.0, 4976.0, 5862.0, 5870.0, 5901.0, 5911.0, 6009.0, 8766.0, 10325.0, 11321.0, 26052.0, 28512.0, 29789.0, 51277.0, 55207.0, 60558.0, 84084.0, 84340.0, 139596.0, 166785.0, 201475.0
GO:0003924	MF	e	GTPase activity	23/705	327/29107	5.8529e-06	7	23	0.00369318	373.0, 390.0, 3845.0, 4733.0, 4976.0, 5862.0, 5870.0, 5901.0, 5911.0, 5921.0, 6009.0, 8766.0, 10325.0, 11321.0, 26052.0, 28512.0, 51277.0, 55207.0, 60558.0, 84084.0, 84340.0, 166785.0, 201475.0
GO:0046872	MF	e	metal ion binding	89/705	2297/29107	1.03136e-05	4	89	0.0056944	1386.0, 1678.0, 3301.0, 3622.0, 4719.0, 5140.0, 5431.0, 5471.0, 5515.0, 5563.0, 5922.0, 6049.0, 6390.0, 6391.0, 7360.0, 7385.0, 7386.0, 7552.0, 7565.0, 7592.0, 7693.0, 7752.0, 9326.0, 9377.0, 9666.0, 9867.0, 9931.0, 10138.0, 10294.0, 10539.0, 10857.0, 11097.0, 23173.0, 23259.0, 23355.0, 23608.0, 23609.0, 25834.0, 25843.0, 26747.0, 27072.0, 29789.0, 29883.0, 51022.0, 51101.0, 51132.0, 51230.0, 513…
GO:0051537	MF	e	2 iron, 2 sulfur cluster binding	6/705	23/29107	1.40323e-05	4	6	0.00634043	4719.0, 6390.0, 7386.0, 51022.0, 55847.0, 81689.0
GO:0004842	MF	e	ubiquitin-protein transferase activity	18/705	230/29107	1.43546e-05	4	18	0.00634043	373.0, 6049.0, 7320.0, 7428.0, 8450.0, 8452.0, 8916.0, 9666.0, 9867.0, 10299.0, 25820.0, 26260.0, 26268.0, 51132.0, 57531.0, 79596.0, 80204.0, 143279.0
GO:0009055	MF	e	electron transfer activity	9/705	63/29107	2.00717e-05	3	9	0.00805971	1347.0, 4199.0, 4719.0, 4722.0, 6390.0, 6391.0, 9377.0, 10975.0, 51022.0
GO:0003743	MF	e	translation initiation factor activity	8/705	51/29107	2.88997e-05	6	8	0.0106375	1965.0, 1974.0, 1977.0, 7458.0, 8562.0, 8891.0, 10289.0, 10480.0
GO:0001671	MF	e	ATPase activator activity	6/705	27/29107	3.7887e-05	3	6	0.0128728	3301.0, 7266.0, 10049.0, 10294.0, 29103.0, 120526.0
GO:0019003	MF	e	GDP binding	9/705	74/29107	7.40038e-05	8	9	0.0233482	373.0, 3845.0, 5862.0, 5901.0, 5911.0, 6009.0, 51143.0, 55207.0, 201475.0
GO:1990381	MF	e	ubiquitin-specific protease binding	5/705	21/29107	0.000121167	5	5	0.0334496	1213.0, 5728.0, 7341.0, 10299.0, 11315.0
GO:0004930	MF	p	G protein-coupled receptor activity	1/705	684/29107	1.67139e-06	4	1	0.00147651	9213.0
GO:0004984	MF	p	olfactory receptor activity	0/705	399/29107	0.000100993	4	0	0.029739
