## Supplementary material for "Transcriptional and genetic sex differences for schizophrenia across the dorsolateral prefrontal cortex, hippocampus, and caudate nucleus": Data S4: GO_analysis_module_saddlebrown.xlsx

### Sheet: Sheet1
GO	NS	enrichment	name	ratio_in_study	ratio_in_pop	p_uncorrected	depth	study_count	p_fdr_bh	study_items
GO:0001525	BP	e	angiogenesis	20/202	222/29107	1.09679e-16	3	20	1.36024e-12	94.0, 800.0, 857.0, 1295.0, 1306.0, 1545.0, 2034.0, 2296.0, 2316.0, 2335.0, 2702.0, 3339.0, 3791.0, 4240.0, 4313.0, 5159.0, 5787.0, 10266.0, 64321.0, 80781.0
GO:0030199	BP	e	collagen fibril organization	12/202	54/29107	2.38556e-15	6	12	1.47928e-11	1277.0, 1278.0, 1281.0, 1289.0, 1305.0, 1545.0, 2296.0, 2303.0, 2331.0, 4060.0, 7148.0, 7373.0
GO:0007155	BP	e	cell adhesion	24/202	488/29107	7.32229e-14	2	24	3.02703e-10	660.0, 1289.0, 1292.0, 1295.0, 1306.0, 1545.0, 2022.0, 2335.0, 3671.0, 3915.0, 4059.0, 4239.0, 4240.0, 4958.0, 7041.0, 7148.0, 7412.0, 7414.0, 7450.0, 8639.0, 9358.0, 11117.0, 54587.0, 80781.0
GO:0030198	BP	e	extracellular matrix organization	15/202	150/29107	1.76411e-13	5	15	5.46961e-10	1277.0, 1278.0, 1281.0, 1289.0, 1295.0, 1305.0, 1306.0, 2006.0, 4313.0, 7373.0, 80781.0, 81792.0, 85301.0, 169611.0, 170689.0
GO:0007160	BP	e	cell-matrix adhesion	12/202	94/29107	2.60795e-12	4	12	6.46875e-09	1281.0, 1305.0, 2335.0, 4059.0, 4811.0, 7148.0, 7412.0, 7414.0, 9358.0, 10516.0, 11117.0, 81792.0
GO:0016477	BP	e	cell migration	14/202	245/29107	2.0729e-09	4	14	4.28468e-06	1289.0, 2022.0, 2296.0, 3489.0, 3791.0, 3909.0, 3915.0, 5159.0, 9358.0, 10319.0, 11117.0, 57124.0, 81792.0, 161198.0
GO:0048251	BP	e	elastic fiber assembly	5/202	10/29107	3.75299e-09	7	5	6.64923e-06	4239.0, 4629.0, 7148.0, 10516.0, 11117.0
GO:0001501	BP	e	skeletal system development	10/202	130/29107	2.68081e-08	4	10	4.15593e-05	653.0, 654.0, 1277.0, 1278.0, 1281.0, 1305.0, 2487.0, 3481.0, 5549.0, 6926.0
GO:0009887	BP	e	animal organ morphogenesis	10/202	135/29107	3.84582e-08	3	10	5.29954e-05	1634.0, 2006.0, 3339.0, 3481.0, 3909.0, 3915.0, 4825.0, 6926.0, 10319.0, 80781.0
GO:0001974	BP	e	blood vessel remodeling	6/202	35/29107	1.42344e-07	3	6	0.000176535	94.0, 633.0, 2034.0, 2296.0, 2303.0, 2316.0
GO:0010628	BP	e	positive regulation of gene expression	16/202	472/29107	2.24715e-07	6	16	0.000253355	59.0, 72.0, 654.0, 857.0, 2022.0, 2296.0, 2297.0, 2335.0, 2624.0, 6424.0, 6582.0, 9314.0, 10266.0, 11117.0, 27303.0, 64321.0
GO:0090090	BP	e	negative regulation of canonical Wnt signaling pathway	9/202	133/29107	4.04742e-07	8	9	0.000407475	857.0, 2487.0, 3487.0, 3489.0, 4192.0, 6424.0, 27123.0, 27303.0, 64321.0
GO:0008217	BP	e	regulation of blood pressure	7/202	67/29107	4.27122e-07	3	7	0.000407475	59.0, 94.0, 1278.0, 1909.0, 3043.0, 4881.0, 10266.0
GO:0070527	BP	e	platelet aggregation	6/202	44/29107	5.8771e-07	5	6	0.000520627	2316.0, 2335.0, 3043.0, 7414.0, 10398.0, 375033.0
GO:0003151	BP	e	outflow tract morphogenesis	6/202	46/29107	7.709e-07	3	6	0.00063738	2006.0, 2702.0, 6495.0, 6909.0, 6926.0, 64321.0
GO:1905222	BP	e	atrioventricular canal morphogenesis	3/202	4/29107	1.31056e-06	3	3	0.00101585	2022.0, 6909.0, 6926.0
GO:0007507	BP	e	heart development	10/202	199/29107	1.41914e-06	4	10	0.0010353	94.0, 1281.0, 1909.0, 2296.0, 2303.0, 2335.0, 9260.0, 10266.0, 27129.0, 64321.0
GO:0035050	BP	e	embryonic heart tube development	4/202	14/29107	2.13444e-06	5	4	0.00147063	2296.0, 2303.0, 6909.0, 64321.0
GO:0001666	BP	e	response to hypoxia	9/202	165/29107	2.45907e-06	5	9	0.00160513	94.0, 857.0, 1909.0, 2034.0, 4313.0, 5328.0, 7412.0, 10266.0, 93649.0
GO:0097435	BP	e	supramolecular fiber organization	4/202	15/29107	2.89479e-06	4	4	0.00176907	1281.0, 1289.0, 4053.0, 4239.0
GO:0045944	BP	e	positive regulation of transcription by RNA polymerase II	23/202	1107/29107	2.99553e-06	11	23	0.00176907	94.0, 653.0, 654.0, 1634.0, 2022.0, 2034.0, 2122.0, 2296.0, 2297.0, 2303.0, 2624.0, 3164.0, 3481.0, 4060.0, 4825.0, 6495.0, 6926.0, 7547.0, 9314.0, 9457.0, 10365.0, 64321.0, 93649.0
GO:0001570	BP	e	vasculogenesis	6/202	59/29107	3.44054e-06	4	6	0.00193953	857.0, 2022.0, 3791.0, 10266.0, 64321.0, 93649.0
GO:0051145	BP	e	smooth muscle cell differentiation	4/202	16/29107	3.83876e-06	5	4	0.00206992	6909.0, 6926.0, 9096.0, 93649.0
GO:0030154	BP	e	cell differentiation	16/202	606/29107	5.761e-06	3	16	0.002977	857.0, 1305.0, 2122.0, 2296.0, 2297.0, 2303.0, 3339.0, 4091.0, 4192.0, 4256.0, 4825.0, 6424.0, 7545.0, 7547.0, 9260.0, 64321.0
GO:0030335	BP	e	positive regulation of cell migration	10/202	244/29107	8.69087e-06	7	10	0.00431137	857.0, 1277.0, 2159.0, 3791.0, 4192.0, 4641.0, 5159.0, 5328.0, 56920.0, 57214.0
GO:0008285	BP	e	negative regulation of cell population proliferation	13/202	425/29107	9.54619e-06	5	13	0.00455353	94.0, 653.0, 1545.0, 2487.0, 3489.0, 4091.0, 6424.0, 7041.0, 9314.0, 25959.0, 80781.0, 93649.0, 127435.0
GO:0045893	BP	e	positive regulation of transcription, DNA-templated	16/202	637/29107	1.07118e-05	10	16	0.00492031	94.0, 1277.0, 2122.0, 2296.0, 2303.0, 4192.0, 6495.0, 7041.0, 7545.0, 7547.0, 9314.0, 10365.0, 11030.0, 64321.0, 93649.0, 253738.0
GO:0045766	BP	e	positive regulation of angiogenesis	8/202	153/29107	1.22599e-05	7	8	0.00525363	94.0, 1545.0, 2022.0, 2624.0, 3791.0, 5740.0, 6237.0, 10266.0
GO:0002042	BP	e	cell migration involved in sprouting angiogenesis	4/202	21/29107	1.22847e-05	9	4	0.00525363	3164.0, 3791.0, 79812.0, 161198.0
GO:0001503	BP	e	ossification	6/202	77/29107	1.63225e-05	2	6	0.00653006	653.0, 1277.0, 2303.0, 4256.0, 7123.0, 9260.0
GO:0030512	BP	e	negative regulation of transforming growth factor beta receptor signaling pathway	6/202	77/29107	1.63225e-05	8	6	0.00653006	857.0, 4091.0, 7041.0, 11117.0, 54829.0, 94031.0
GO:0009308	BP	e	amine metabolic process	3/202	8/29107	1.79747e-05	4	3	0.00675685	7412.0, 8639.0, 11185.0
GO:0048844	BP	e	artery morphogenesis	4/202	23/29107	1.7979e-05	5	4	0.00675685	2022.0, 2296.0, 2303.0, 2702.0
GO:0010862	BP	e	positive regulation of pathway-restricted SMAD protein phosphorylation	5/202	49/29107	2.27928e-05	10	5	0.00807647	94.0, 653.0, 654.0, 2022.0, 11030.0
GO:0007519	BP	e	skeletal muscle tissue development	5/202	49/29107	2.27928e-05	6	5	0.00807647	857.0, 1634.0, 2006.0, 6495.0, 6840.0
GO:0032964	BP	e	collagen biosynthetic process	3/202	9/29107	2.68239e-05	3	3	0.00924085	1277.0, 1289.0, 9697.0
GO:0006936	BP	e	muscle contraction	6/202	86/29107	3.07356e-05	4	6	0.0103023	800.0, 1674.0, 3270.0, 7169.0, 7402.0, 25802.0
GO:0001958	BP	e	endochondral ossification	4/202	27/29107	3.48669e-05	4	4	0.0113795	654.0, 1277.0, 1305.0, 2296.0
GO:0003272	BP	e	endocardial cushion formation	3/202	10/29107	3.81238e-05	3	3	0.0121234	653.0, 6909.0, 6926.0
GO:0035987	BP	e	endodermal cell differentiation	4/202	28/29107	4.04577e-05	4	4	0.0125439	1295.0, 2335.0, 3909.0, 4313.0
GO:0007179	BP	e	transforming growth factor beta receptor signaling pathway	6/202	91/29107	4.2342e-05	8	6	0.0128079	94.0, 1278.0, 1281.0, 2022.0, 4053.0, 4091.0
GO:0071560	BP	e	cellular response to transforming growth factor beta stimulus	5/202	57/29107	4.78478e-05	6	5	0.0135085	94.0, 857.0, 1277.0, 5139.0, 7123.0
GO:1902257	BP	e	negative regulation of apoptotic process involved in outflow tract morphogenesis	2/202	2/29107	4.79256e-05	10	2	0.0135085	2296.0, 2303.0
GO:0072105	BP	e	ureteric peristalsis	2/202	2/29107	4.79256e-05	8	2	0.0135085	6909.0, 6926.0
GO:0030212	BP	e	hyaluronan metabolic process	3/202	11/29107	5.2152e-05	7	3	0.0143731	3698.0, 3699.0, 80760.0
GO:0001569	BP	e	branching involved in blood vessel morphogenesis	4/202	31/29107	6.11689e-05	7	4	0.0164917	1909.0, 2022.0, 2303.0, 3791.0
GO:0001946	BP	e	lymphangiogenesis	3/202	12/29107	6.91803e-05	3	3	0.0178745	94.0, 2303.0, 161198.0
GO:2001214	BP	e	positive regulation of vasculogenesis	3/202	12/29107	6.91803e-05	6	3	0.0178745	3791.0, 6237.0, 10266.0
GO:0001947	BP	e	heart looping	5/202	62/29107	7.18997e-05	7	5	0.018198	2022.0, 6909.0, 6926.0, 7547.0, 64321.0
GO:0035924	BP	e	cellular response to vascular endothelial growth factor stimulus	4/202	33/29107	7.8691e-05	6	4	0.0187678	3164.0, 3791.0, 7412.0, 10266.0
GO:0001657	BP	e	ureteric bud development	4/202	33/29107	7.8691e-05	8	4	0.0187678	2296.0, 2303.0, 4091.0, 6495.0
GO:0008016	BP	e	regulation of heart contraction	4/202	33/29107	7.8691e-05	6	4	0.0187678	1674.0, 5350.0, 6909.0, 27129.0
GO:0009888	BP	e	tissue development	4/202	35/29107	9.96041e-05	3	4	0.0233074	3339.0, 3909.0, 3915.0, 10319.0
GO:0010952	BP	e	positive regulation of peptidase activity	3/202	14/29107	0.000113295	9	3	0.02602	857.0, 2335.0, 5118.0
GO:0098609	BP	e	cell-cell adhesion	7/202	159/29107	0.000127986	3	7	0.0286282	1305.0, 3909.0, 7148.0, 7373.0, 54751.0, 55243.0, 90952.0
GO:0006939	BP	e	smooth muscle contraction	3/202	15/29107	0.000140894	5	3	0.0286282	1909.0, 4629.0, 6525.0
GO:0035909	BP	e	aorta morphogenesis	3/202	15/29107	0.000140894	6	3	0.0286282	5159.0, 6495.0, 6909.0
GO:0071409	BP	e	cellular response to cycloheximide	2/202	3/29107	0.000143118	6	2	0.0286282	9314.0, 10365.0
GO:0051615	BP	e	histamine uptake	2/202	3/29107	0.000143118	7	2	0.0286282	6581.0, 6582.0
GO:1905072	BP	e	cardiac jelly development	2/202	3/29107	0.000143118	4	2	0.0286282	6909.0, 6926.0
GO:0060596	BP	e	mammary placode formation	2/202	3/29107	0.000143118	4	2	0.0286282	6909.0, 6926.0
GO:0072530	BP	e	purine-containing compound transmembrane transport	2/202	3/29107	0.000143118	5	2	0.0286282	6581.0, 6582.0
GO:0030509	BP	e	BMP signaling pathway	5/202	72/29107	0.000146982	8	5	0.0289344	94.0, 653.0, 654.0, 2022.0, 4091.0
GO:0001568	BP	e	blood vessel development	4/202	39/29107	0.000153109	3	4	0.0296697	1277.0, 1278.0, 1289.0, 6926.0
GO:0000122	BP	e	negative regulation of transcription by RNA polymerase II	17/202	894/29107	0.000180102	11	17	0.0343634	654.0, 857.0, 2296.0, 2303.0, 2624.0, 3090.0, 3481.0, 4825.0, 6495.0, 6909.0, 6926.0, 9096.0, 9314.0, 10365.0, 25959.0, 93166.0, 93649.0
GO:0007165	BP	e	signal transduction	19/202	1075/29107	0.000191387	4	19	0.0359634	94.0, 660.0, 1306.0, 1382.0, 1909.0, 2034.0, 3164.0, 3487.0, 3489.0, 4059.0, 4192.0, 4881.0, 4969.0, 5139.0, 5159.0, 5328.0, 8654.0, 29941.0, 222663.0
GO:0060314	BP	e	regulation of ryanodine-sensitive calcium-release channel activity	3/202	17/29107	0.000208422	10	3	0.0374616	3270.0, 5350.0, 57158.0
GO:0001892	BP	e	embryonic placenta development	3/202	17/29107	0.000208422	5	3	0.0374616	2034.0, 2624.0, 3481.0
GO:0048738	BP	e	cardiac muscle tissue development	3/202	17/29107	0.000208422	6	3	0.0374616	653.0, 5350.0, 6909.0
GO:0016525	BP	e	negative regulation of angiogenesis	6/202	122/29107	0.000214962	8	6	0.0380851	1634.0, 2296.0, 3339.0, 4881.0, 9314.0, 11117.0
GO:0003203	BP	e	endocardial cushion morphogenesis	3/202	18/29107	0.000248829	5	3	0.0434646	94.0, 2022.0, 6909.0
GO:0072144	BP	e	glomerular mesangial cell development	2/202	4/29107	0.000284926	5	2	0.0484061	59.0, 2303.0
GO:0032275	BP	e	luteinizing hormone secretion	2/202	4/29107	0.000284926	10	2	0.0484061	2297.0, 6926.0
GO:0062023	CC	e	collagen-containing extracellular matrix	49/202	374/29107	4.06041e-48	4	49	7.11384e-45	633.0, 1277.0, 1278.0, 1281.0, 1289.0, 1292.0, 1295.0, 1305.0, 1306.0, 1634.0, 2006.0, 2331.0, 2335.0, 3339.0, 3698.0, 3909.0, 3915.0, 3956.0, 4053.0, 4059.0, 4060.0, 4192.0, 4239.0, 4240.0, 4256.0, 4313.0, 4811.0, 4958.0, 4969.0, 5118.0, 5549.0, 6275.0, 7041.0, 7123.0, 7148.0, 7373.0, 7450.0, 10516.0, 11117.0, 54829.0, 64129.0, 79812.0, 80760.0, 80781.0, 83872.0, 85301.0, 127435.0, 161198.0, 170…
GO:0005576	CC	e	extracellular region	65/202	1854/29107	9.24823e-29	2	65	8.10145e-26	633.0, 730.0, 1277.0, 1278.0, 1281.0, 1289.0, 1292.0, 1295.0, 1305.0, 1306.0, 1634.0, 1953.0, 2006.0, 2159.0, 2316.0, 2331.0, 2335.0, 3043.0, 3075.0, 3339.0, 3481.0, 3487.0, 3489.0, 3671.0, 3698.0, 3699.0, 3791.0, 3909.0, 3915.0, 3956.0, 4053.0, 4059.0, 4060.0, 4192.0, 4239.0, 4240.0, 4313.0, 4811.0, 4854.0, 4958.0, 4969.0, 5118.0, 5328.0, 5549.0, 6275.0, 6948.0, 7035.0, 7123.0, 7148.0, 7373.0, 7…
GO:0005615	CC	e	extracellular space	62/202	1708/29107	3.73936e-28	2	62	2.18379e-25	59.0, 72.0, 633.0, 653.0, 654.0, 1277.0, 1278.0, 1281.0, 1289.0, 1292.0, 1295.0, 1305.0, 1306.0, 1634.0, 2022.0, 2159.0, 2331.0, 2335.0, 2487.0, 3043.0, 3075.0, 3339.0, 3481.0, 3487.0, 3489.0, 3915.0, 3956.0, 4053.0, 4060.0, 4239.0, 4240.0, 4313.0, 4958.0, 4969.0, 5118.0, 5328.0, 5549.0, 5740.0, 6275.0, 6424.0, 6948.0, 7035.0, 7123.0, 7148.0, 7373.0, 7412.0, 7450.0, 10516.0, 11117.0, 27123.0, 547…
GO:0031012	CC	e	extracellular matrix	27/202	245/29107	1.59899e-24	3	27	7.00357e-22	633.0, 1277.0, 1278.0, 1281.0, 1289.0, 1295.0, 1305.0, 1306.0, 2006.0, 2331.0, 2335.0, 4053.0, 4060.0, 4256.0, 5549.0, 7148.0, 7373.0, 7450.0, 10319.0, 10516.0, 54829.0, 57124.0, 80781.0, 81792.0, 85301.0, 169611.0, 170689.0
GO:0070062	CC	e	extracellular exosome	58/202	2169/29107	1.08061e-19	6	58	3.78646e-17	59.0, 72.0, 633.0, 730.0, 1278.0, 1292.0, 1306.0, 1382.0, 1674.0, 2316.0, 2335.0, 3043.0, 3075.0, 3339.0, 3671.0, 3698.0, 3699.0, 3909.0, 3915.0, 3956.0, 4053.0, 4059.0, 4060.0, 4240.0, 4256.0, 4629.0, 4641.0, 4811.0, 4825.0, 4958.0, 4969.0, 5118.0, 5328.0, 5549.0, 6237.0, 6275.0, 6582.0, 7123.0, 7148.0, 7402.0, 7412.0, 7414.0, 7431.0, 7450.0, 10516.0, 11117.0, 22837.0, 30846.0, 54587.0, 54757.0,…
GO:0005788	CC	e	endoplasmic reticulum lumen	21/202	306/29107	4.48064e-15	5	21	1.30835e-12	1066.0, 1277.0, 1278.0, 1281.0, 1289.0, 1292.0, 1295.0, 1305.0, 1306.0, 2159.0, 2335.0, 3270.0, 3487.0, 3698.0, 3915.0, 3956.0, 4240.0, 7373.0, 54587.0, 80781.0, 85301.0
GO:0005604	CC	e	basement membrane	10/202	85/29107	4.12575e-10	5	10	1.03262e-07	1289.0, 2335.0, 3339.0, 3909.0, 3915.0, 4811.0, 10319.0, 79812.0, 80781.0, 83872.0
GO:0043202	CC	e	lysosomal lumen	10/202	95/29107	1.25464e-09	6	10	2.74767e-07	633.0, 1634.0, 2331.0, 3339.0, 4060.0, 4958.0, 4969.0, 5159.0, 5549.0, 6948.0
GO:0005925	CC	e	focal adhesion	17/202	418/29107	6.5823e-09	5	17	1.28135e-06	857.0, 1264.0, 2022.0, 2316.0, 3339.0, 5159.0, 5328.0, 6237.0, 6840.0, 7041.0, 7414.0, 7431.0, 9260.0, 9358.0, 54751.0, 90102.0, 91624.0
GO:0005796	CC	e	Golgi lumen	9/202	103/29107	4.46447e-08	5	9	7.82175e-06	633.0, 1634.0, 2159.0, 2331.0, 3339.0, 4060.0, 4958.0, 4969.0, 5549.0
GO:0005581	CC	e	collagen trimer	7/202	60/29107	1.97624e-07	2	7	3.14761e-05	1292.0, 1305.0, 7373.0, 8685.0, 11117.0, 80781.0, 114905.0
GO:0030018	CC	e	Z disc	9/202	130/29107	3.33378e-07	2	9	4.86732e-05	845.0, 1674.0, 2316.0, 3270.0, 9260.0, 9457.0, 10398.0, 57158.0, 91624.0
GO:0009986	CC	e	cell surface	17/202	581/29107	7.26661e-07	2	17	9.79316e-05	94.0, 633.0, 2022.0, 3956.0, 4854.0, 5159.0, 5328.0, 6424.0, 7035.0, 7412.0, 8639.0, 9358.0, 10266.0, 54587.0, 57211.0, 170689.0, 222663.0
GO:0071953	CC	e	elastic fiber	3/202	5/29107	3.2596e-06	5	3	0.000407916	2006.0, 4239.0, 10516.0
GO:0042383	CC	e	sarcolemma	7/202	101/29107	6.92377e-06	4	7	0.000808696	633.0, 857.0, 1292.0, 1674.0, 7402.0, 7412.0, 7414.0
GO:0015629	CC	e	actin cytoskeleton	10/202	246/29107	9.33231e-06	6	10	0.00102189	800.0, 2316.0, 4641.0, 4854.0, 6525.0, 6840.0, 7169.0, 9260.0, 27129.0, 91624.0
GO:0005886	CC	e	plasma membrane	55/202	4502/29107	2.07558e-05	3	55	0.00213907	94.0, 660.0, 800.0, 857.0, 1305.0, 1909.0, 2022.0, 2159.0, 2316.0, 2706.0, 3339.0, 3779.0, 3791.0, 4059.0, 4313.0, 4641.0, 4811.0, 4854.0, 4881.0, 5159.0, 5328.0, 5729.0, 5787.0, 6237.0, 6345.0, 6581.0, 6582.0, 6840.0, 7035.0, 7041.0, 7402.0, 7412.0, 7431.0, 8639.0, 8685.0, 9358.0, 10266.0, 10990.0, 27198.0, 30846.0, 55243.0, 56241.0, 57101.0, 57158.0, 57211.0, 57214.0, 90102.0, 90952.0, 91624.0,…
GO:0033018	CC	e	sarcoplasmic reticulum lumen	3/202	9/29107	2.68239e-05	6	3	0.00261086	845.0, 3270.0, 6345.0
GO:0005584	CC	e	collagen type I trimer	2/202	2/29107	4.79256e-05	4	2	0.00419828	1277.0, 1278.0
GO:0005583	CC	e	fibrillar collagen trimer	2/202	2/29107	4.79256e-05	3	2	0.00419828	4060.0, 85301.0
GO:0033017	CC	e	sarcoplasmic reticulum membrane	4/202	34/29107	8.87006e-05	5	4	0.00740016	845.0, 3270.0, 5350.0, 6345.0
GO:0043235	CC	e	receptor complex	8/202	209/29107	0.0001124	2	8	0.00895114	94.0, 2022.0, 3791.0, 4854.0, 4881.0, 5159.0, 5787.0, 10266.0
GO:0005856	CC	e	cytoskeleton	11/202	401/29107	0.00012293	5	11	0.00936408	800.0, 1264.0, 6525.0, 6876.0, 7041.0, 7402.0, 7414.0, 7431.0, 25802.0, 152273.0, 256949.0
GO:0000785	CC	e	chromatin	18/202	984/29107	0.000186879	2	18	0.0132996	1879.0, 2034.0, 2296.0, 2297.0, 2303.0, 3090.0, 3164.0, 4091.0, 4825.0, 6495.0, 6909.0, 6926.0, 9096.0, 9314.0, 10365.0, 64321.0, 93649.0, 253738.0
GO:0005901	CC	e	caveola	5/202	76/29107	0.000189778	6	5	0.0132996	857.0, 5740.0, 7035.0, 30846.0, 112464.0
GO:0005667	CC	e	transcription regulator complex	7/202	199/29107	0.000501535	2	7	0.0337957	2034.0, 2624.0, 3164.0, 6495.0, 6909.0, 9314.0, 64321.0
GO:0005201	MF	e	extracellular matrix structural constituent	29/202	137/29107	7.05907e-35	2	29	3.11799e-31	633.0, 1277.0, 1278.0, 1281.0, 1289.0, 1295.0, 1305.0, 1306.0, 2006.0, 2335.0, 3909.0, 3915.0, 4053.0, 4060.0, 4239.0, 4240.0, 4256.0, 4811.0, 5118.0, 5549.0, 7148.0, 7373.0, 7450.0, 11117.0, 64129.0, 79812.0, 80781.0, 83872.0, 85301.0
GO:0030021	MF	e	extracellular matrix structural constituent conferring compression resistance	9/202	16/29107	3.42326e-16	3	9	7.56027e-13	633.0, 1634.0, 2331.0, 3339.0, 4060.0, 4969.0, 5549.0, 54829.0, 127435.0
GO:0030020	MF	e	extracellular matrix structural constituent conferring tensile strength	11/202	41/29107	3.6004e-15	3	11	5.30098e-12	1277.0, 1278.0, 1281.0, 1289.0, 1292.0, 1295.0, 1305.0, 1306.0, 7373.0, 80781.0, 85301.0
GO:0005518	MF	e	collagen binding	12/202	66/29107	3.18422e-14	3	12	3.51617e-11	1292.0, 1634.0, 2335.0, 4060.0, 4811.0, 5118.0, 7148.0, 7373.0, 7450.0, 54829.0, 57211.0, 127435.0
GO:0005178	MF	e	integrin binding	14/202	143/29107	1.54861e-12	4	14	1.20677e-09	1281.0, 1289.0, 2335.0, 3481.0, 3791.0, 3909.0, 4240.0, 7148.0, 7402.0, 7412.0, 7450.0, 9358.0, 10516.0, 120425.0
GO:0005515	MF	e	protein binding	136/202	12418/29107	1.63926e-12	2	136	1.20677e-09	94.0, 633.0, 653.0, 660.0, 800.0, 845.0, 857.0, 1264.0, 1277.0, 1278.0, 1281.0, 1289.0, 1292.0, 1295.0, 1305.0, 1382.0, 1545.0, 1634.0, 1674.0, 1879.0, 1909.0, 1953.0, 2006.0, 2022.0, 2034.0, 2122.0, 2159.0, 2296.0, 2303.0, 2316.0, 2335.0, 2487.0, 2624.0, 2702.0, 2706.0, 3043.0, 3075.0, 3090.0, 3164.0, 3270.0, 3339.0, 3481.0, 3487.0, 3489.0, 3791.0, 3956.0, 4053.0, 4059.0, 4060.0, 4091.0, 4192.0,…
GO:0050840	MF	e	extracellular matrix binding	8/202	30/29107	2.40381e-11	2	8	1.51681e-08	633.0, 1634.0, 2006.0, 57124.0, 57211.0, 161198.0, 169611.0, 170689.0
GO:0048407	MF	e	platelet-derived growth factor binding	5/202	11/29107	6.84169e-09	4	5	3.77747e-06	1277.0, 1278.0, 1281.0, 1289.0, 5159.0
GO:0005509	MF	e	calcium ion binding	21/202	704/29107	2.42782e-08	5	21	1.11584e-05	845.0, 1953.0, 2159.0, 2706.0, 3270.0, 3339.0, 4053.0, 4256.0, 4811.0, 4854.0, 5332.0, 6275.0, 7123.0, 8639.0, 10398.0, 10516.0, 30846.0, 54829.0, 57124.0, 83872.0, 222663.0
GO:0008201	MF	e	heparin binding	11/202	166/29107	2.52625e-08	4	11	1.11584e-05	1289.0, 1305.0, 2335.0, 3075.0, 4053.0, 4192.0, 5118.0, 5549.0, 7123.0, 7148.0, 170689.0
GO:0030023	MF	e	extracellular matrix constituent conferring elasticity	4/202	9/29107	2.76092e-07	3	4	0.000110864	2006.0, 3915.0, 10516.0, 11117.0
GO:0043236	MF	e	laminin binding	5/202	24/29107	5.84877e-07	3	5	0.000215283	3956.0, 4059.0, 4811.0, 57211.0, 64129.0
GO:0042802	MF	e	identical protein binding	28/202	1495/29107	1.76699e-06	3	28	0.00060037	857.0, 1277.0, 1278.0, 1674.0, 2022.0, 2303.0, 2335.0, 2706.0, 3075.0, 3164.0, 3489.0, 3791.0, 3956.0, 4091.0, 4854.0, 5350.0, 6275.0, 7169.0, 7431.0, 7450.0, 8639.0, 11117.0, 30846.0, 93166.0, 94031.0, 169611.0, 222663.0, 348093.0
GO:0008307	MF	e	structural constituent of muscle	5/202	42/29107	1.05764e-05	2	5	0.00333685	4629.0, 6525.0, 7169.0, 10398.0, 91624.0
GO:0003779	MF	e	actin binding	10/202	263/29107	1.66462e-05	4	10	0.00490176	800.0, 1264.0, 6275.0, 6525.0, 7169.0, 7402.0, 7414.0, 9260.0, 25802.0, 79083.0
GO:0016504	MF	e	peptidase activator activity	3/202	10/29107	3.81238e-05	4	3	0.0105245	857.0, 2335.0, 5118.0
GO:0043565	MF	e	sequence-specific DNA binding	9/202	246/29107	5.9543e-05	5	9	0.0154707	2034.0, 2296.0, 2297.0, 2303.0, 3090.0, 6495.0, 6909.0, 6926.0, 7547.0
GO:0001228	MF	e	DNA-binding transcription activator activity, RNA polymerase II-specific	12/202	446/29107	7.27939e-05	4	12	0.0178628	2034.0, 2122.0, 2296.0, 2297.0, 2303.0, 2624.0, 3164.0, 6495.0, 6926.0, 7547.0, 9314.0, 64321.0
GO:0043394	MF	e	proteoglycan binding	3/202	14/29107	0.000113295	3	3	0.026338	1289.0, 2335.0, 4811.0
GO:0051015	MF	e	actin filament binding	8/202	216/29107	0.000141021	5	8	0.0311444	2316.0, 4629.0, 4641.0, 6840.0, 6876.0, 7169.0, 7402.0, 91624.0
GO:0000978	MF	e	RNA polymerase II cis-regulatory region sequence-specific DNA binding	20/202	1178/29107	0.000219383	9	20	0.0461435	1879.0, 2034.0, 2122.0, 2296.0, 2297.0, 2303.0, 2624.0, 3090.0, 3164.0, 4825.0, 6495.0, 6909.0, 6926.0, 7545.0, 7547.0, 9096.0, 9314.0, 10365.0, 64321.0, 253738.0
