## Supplementary material for "Transcriptional and genetic sex differences for schizophrenia across the dorsolateral prefrontal cortex, hippocampus, and caudate nucleus": Data S4: GO_analysis_module_salmon.xlsx

### Sheet: Sheet1
GO	NS	enrichment	name	ratio_in_study	ratio_in_pop	p_uncorrected	depth	study_count	p_fdr_bh	study_items
GO:0007267	BP	e	cell-cell signaling	18/395	228/29107	2.68847e-09	3	18	3.33424e-05	148.0, 650.0, 651.0, 2250.0, 2709.0, 2796.0, 3574.0, 3624.0, 4908.0, 5100.0, 5125.0, 6910.0, 7253.0, 8321.0, 8829.0, 9037.0, 9607.0, 29953.0
GO:0007411	BP	e	axon guidance	15/395	170/29107	1.28701e-08	4	15	7.98074e-05	627.0, 1630.0, 2043.0, 2045.0, 4089.0, 5800.0, 6387.0, 7474.0, 8828.0, 8829.0, 9037.0, 9211.0, 23767.0, 84665.0, 133418.0
GO:0007156	BP	e	homophilic cell adhesion via plasma membrane adhesion molecules	13/395	166/29107	4.82167e-07	5	13	0.00199328	5100.0, 26167.0, 56101.0, 56113.0, 56114.0, 56127.0, 64084.0, 64881.0, 79633.0, 84665.0, 133418.0, 221935.0, 222256.0
GO:0007268	BP	e	chemical synaptic transmission	15/395	245/29107	1.5037e-06	7	15	0.00466223	1134.0, 3363.0, 3736.0, 5100.0, 6386.0, 6511.0, 6571.0, 8973.0, 9152.0, 9607.0, 23566.0, 26167.0, 30819.0, 55879.0, 56127.0
GO:0003148	BP	e	outflow tract septum morphogenesis	5/395	24/29107	1.54213e-05	4	5	0.038251	4089.0, 8828.0, 8829.0, 23414.0, 55742.0
GO:0055010	BP	e	ventricular cardiac muscle tissue morphogenesis	5/395	25/29107	1.90626e-05	6	5	0.0394024	2280.0, 4625.0, 5629.0, 7139.0, 7168.0
GO:0005886	CC	e	plasma membrane	111/395	4502/29107	1.53689e-10	3	111	2.69263e-07	90.0, 148.0, 182.0, 476.0, 1134.0, 1612.0, 1630.0, 1687.0, 1832.0, 2043.0, 2045.0, 2239.0, 2260.0, 2273.0, 2537.0, 2693.0, 2740.0, 3363.0, 3482.0, 3556.0, 3676.0, 3679.0, 3736.0, 3763.0, 3815.0, 3824.0, 4023.0, 4277.0, 4887.0, 5100.0, 5581.0, 5737.0, 5800.0, 5912.0, 6340.0, 6386.0, 6445.0, 6511.0, 6533.0, 6549.0, 6571.0, 7039.0, 7201.0, 7253.0, 7292.0, 7474.0, 8321.0, 8324.0, 8434.0, 8496.0, 8828…
GO:0005887	CC	e	integral component of plasma membrane	50/395	1413/29107	6.57736e-10	4	50	5.76177e-07	90.0, 148.0, 182.0, 1134.0, 2043.0, 2045.0, 2260.0, 2740.0, 3363.0, 3482.0, 3556.0, 3736.0, 3815.0, 3824.0, 4887.0, 5100.0, 5737.0, 5793.0, 5800.0, 6340.0, 6511.0, 6533.0, 6571.0, 7201.0, 7253.0, 7292.0, 8973.0, 9152.0, 9466.0, 9966.0, 10149.0, 23566.0, 23765.0, 23767.0, 26167.0, 29953.0, 51289.0, 55879.0, 56101.0, 56113.0, 56114.0, 56127.0, 64106.0, 64881.0, 84570.0, 90139.0, 91584.0, 117532.0, …
GO:0009986	CC	e	cell surface	26/395	581/29107	1.34827e-07	2	26	6.52516e-05	411.0, 650.0, 1134.0, 1630.0, 2043.0, 2239.0, 2693.0, 3482.0, 3676.0, 3679.0, 3736.0, 4277.0, 7039.0, 7253.0, 7292.0, 7474.0, 8321.0, 8829.0, 9388.0, 10149.0, 27152.0, 27286.0, 57136.0, 64084.0, 150084.0, 100133941.0
GO:0099055	CC	e	integral component of postsynaptic membrane	8/395	45/29107	1.48976e-07	6	8	6.52516e-05	148.0, 2043.0, 3736.0, 5100.0, 6533.0, 8828.0, 8829.0, 23767.0
GO:0098978	CC	e	glutamatergic synapse	17/395	333/29107	3.65816e-06	4	17	0.00128182	148.0, 793.0, 2043.0, 2045.0, 2239.0, 2693.0, 3556.0, 3736.0, 5100.0, 5800.0, 7474.0, 8828.0, 8829.0, 9211.0, 11252.0, 23767.0, 64084.0
GO:0005576	CC	e	extracellular region	49/395	1854/29107	9.39501e-06	2	49	0.00274334	182.0, 411.0, 627.0, 650.0, 1280.0, 1293.0, 2250.0, 2260.0, 2796.0, 2922.0, 3547.0, 3556.0, 3574.0, 3624.0, 4023.0, 4908.0, 5125.0, 5737.0, 5806.0, 5991.0, 6386.0, 6387.0, 7039.0, 7092.0, 7399.0, 7474.0, 8434.0, 8828.0, 9211.0, 9388.0, 9445.0, 9948.0, 10468.0, 10590.0, 23197.0, 23765.0, 50487.0, 55276.0, 83539.0, 84293.0, 84570.0, 130576.0, 139322.0, 153642.0, 170690.0, 203100.0, 285313.0, 338872…
GO:0099061	CC	e	integral component of postsynaptic density membrane	6/395	48/29107	4.55934e-05	8	6	0.00939494	1630.0, 2045.0, 5800.0, 22865.0, 64084.0, 388336.0
GO:0016021	CC	e	integral component of membrane	76/395	3525/29107	4.72296e-05	3	76	0.00939494	224.0, 476.0, 1687.0, 2260.0, 2537.0, 2709.0, 2740.0, 3547.0, 3736.0, 4277.0, 5800.0, 5918.0, 6445.0, 6533.0, 6549.0, 7039.0, 7399.0, 8321.0, 8324.0, 8828.0, 9037.0, 9152.0, 9497.0, 9766.0, 9966.0, 10149.0, 10317.0, 10585.0, 23345.0, 26167.0, 50515.0, 50814.0, 54329.0, 54733.0, 55240.0, 55244.0, 55283.0, 56127.0, 56704.0, 56935.0, 57136.0, 59353.0, 64778.0, 79022.0, 79139.0, 79633.0, 80146.0, 801…
GO:0045202	CC	e	synapse	17/395	407/29107	4.82617e-05	3	17	0.00939494	793.0, 1134.0, 2239.0, 3363.0, 3736.0, 6386.0, 6511.0, 8973.0, 9607.0, 10590.0, 23566.0, 26167.0, 30819.0, 55879.0, 56127.0, 133418.0, 221935.0
GO:0043235	CC	e	receptor complex	11/395	209/29107	0.000145438	2	11	0.0254808	90.0, 2043.0, 2045.0, 2260.0, 3815.0, 3824.0, 7253.0, 8829.0, 9466.0, 55879.0, 130399.0
GO:0070062	CC	e	extracellular exosome	50/395	2169/29107	0.00022375	6	50	0.0356372	411.0, 476.0, 635.0, 651.0, 793.0, 1293.0, 1832.0, 2184.0, 2239.0, 2632.0, 2745.0, 2936.0, 3017.0, 3482.0, 3676.0, 4645.0, 5742.0, 5793.0, 5800.0, 5912.0, 5918.0, 6340.0, 6386.0, 6387.0, 6472.0, 7474.0, 7511.0, 9037.0, 9445.0, 9630.0, 9948.0, 10006.0, 10096.0, 10149.0, 11001.0, 11252.0, 22949.0, 23541.0, 27163.0, 29953.0, 54039.0, 54810.0, 55276.0, 56101.0, 79633.0, 80146.0, 131034.0, 151556.0, 1…
GO:0005515	MF	e	protein binding	234/395	12418/29107	3.70451e-11	2	234	1.63628e-07	27.0, 90.0, 148.0, 182.0, 224.0, 476.0, 627.0, 650.0, 694.0, 744.0, 793.0, 1114.0, 1478.0, 1612.0, 1630.0, 1687.0, 1832.0, 1875.0, 1892.0, 2043.0, 2045.0, 2184.0, 2239.0, 2260.0, 2273.0, 2274.0, 2280.0, 2537.0, 2632.0, 2709.0, 2740.0, 2745.0, 2922.0, 3017.0, 3363.0, 3482.0, 3547.0, 3574.0, 3624.0, 3676.0, 3679.0, 3716.0, 3736.0, 3763.0, 3815.0, 3824.0, 4005.0, 4023.0, 4089.0, 4613.0, 4625.0, 4645…
GO:0047756	MF	e	chondroitin 4-sulfotransferase activity	3/395	4/29107	9.82175e-06	6	3	0.0175034	50515.0, 55501.0, 83539.0
GO:0046872	MF	e	metal ion binding	57/395	2297/29107	1.18882e-05	4	57	0.0175034	90.0, 411.0, 1280.0, 2184.0, 2273.0, 2274.0, 3268.0, 3676.0, 3679.0, 3716.0, 3815.0, 4005.0, 4089.0, 4285.0, 5581.0, 5742.0, 6511.0, 6591.0, 7772.0, 8828.0, 8829.0, 8844.0, 9152.0, 9630.0, 10418.0, 10585.0, 10631.0, 10793.0, 11278.0, 22843.0, 26137.0, 26524.0, 27018.0, 50487.0, 51274.0, 55124.0, 55240.0, 56978.0, 57494.0, 57507.0, 63951.0, 64795.0, 79836.0, 80032.0, 91445.0, 130399.0, 130497.0, 1…
GO:0005163	MF	e	nerve growth factor receptor binding	3/395	5/29107	2.43065e-05	7	3	0.0268404	627.0, 4908.0, 27018.0
