## Supplementary material for "Transcriptional and genetic sex differences for schizophrenia across the dorsolateral prefrontal cortex, hippocampus, and caudate nucleus": Data S4: GO_analysis_module_skyblue.xlsx

### Sheet: Sheet1
GO	NS	enrichment	name	ratio_in_study	ratio_in_pop	p_uncorrected	depth	study_count	p_fdr_bh	study_items
GO:0098978	CC	e	glutamatergic synapse	15/182	333/29107	3.31137e-09	4	15	5.80153e-06	814.0, 1948.0, 5063.0, 5577.0, 5602.0, 9456.0, 10160.0, 10368.0, 22986.0, 23236.0, 23426.0, 64854.0, 93664.0, 114798.0, 139065.0
GO:0005886	CC	e	plasma membrane	55/182	4502/29107	4.79359e-07	3	55	0.000399984	108.0, 155.0, 577.0, 783.0, 1816.0, 1944.0, 1948.0, 1950.0, 2556.0, 2892.0, 2915.0, 3730.0, 3938.0, 4072.0, 4233.0, 4254.0, 5063.0, 5067.0, 5099.0, 5577.0, 5579.0, 5602.0, 5899.0, 6000.0, 6546.0, 6664.0, 7473.0, 8454.0, 8455.0, 9456.0, 9495.0, 9856.0, 10098.0, 10178.0, 10368.0, 10633.0, 23026.0, 23171.0, 23208.0, 23426.0, 23705.0, 25849.0, 55068.0, 55915.0, 56899.0, 57172.0, 63982.0, 84063.0, 114…
GO:0043197	CC	e	dendritic spine	9/182	157/29107	6.84905e-07	6	9	0.000399984	2892.0, 5577.0, 6546.0, 9456.0, 9495.0, 10152.0, 10160.0, 23208.0, 56899.0
GO:0030425	CC	e	dendrite	12/182	423/29107	1.56977e-05	5	12	0.00687559	108.0, 4133.0, 4763.0, 4856.0, 6546.0, 9456.0, 10160.0, 10368.0, 10858.0, 23208.0, 23426.0, 348980.0
GO:0098794	CC	e	postsynapse	6/182	94/29107	2.84004e-05	2	6	0.00995151	577.0, 814.0, 2556.0, 6546.0, 10858.0, 23236.0
GO:0000139	CC	e	Golgi membrane	13/182	587/29107	8.93988e-05	5	13	0.0261045	2131.0, 2650.0, 4121.0, 6252.0, 8128.0, 9348.0, 25849.0, 29906.0, 57172.0, 84912.0, 90161.0, 254887.0, 337876.0
GO:0014069	CC	e	postsynaptic density	8/182	248/29107	0.000177457	4	8	0.044415	5063.0, 6546.0, 9201.0, 9456.0, 9495.0, 23208.0, 23426.0, 56899.0
