## Supplementary material for "Transcriptional and genetic sex differences for schizophrenia across the dorsolateral prefrontal cortex, hippocampus, and caudate nucleus": Data S4: GO_analysis_module_steelblue.xlsx

### Sheet: Sheet1
GO	NS	enrichment	name	ratio_in_study	ratio_in_pop	p_uncorrected	depth	study_count	p_fdr_bh	study_items
GO:0005829	CC	e	cytosol	59/183	5293/29107	4.5486e-06	2	59	0.00796914	435.0, 994.0, 1523.0, 2582.0, 2645.0, 4661.0, 5143.0, 5394.0, 5526.0, 6002.0, 6300.0, 7410.0, 7791.0, 8310.0, 8986.0, 8996.0, 9681.0, 9715.0, 9814.0, 9909.0, 10014.0, 10188.0, 10235.0, 10603.0, 10809.0, 11076.0, 23037.0, 23066.0, 23113.0, 23254.0, 23263.0, 23293.0, 23294.0, 26086.0, 26232.0, 26469.0, 29911.0, 51257.0, 51332.0, 54795.0, 56623.0, 57553.0, 57558.0, 57659.0, 57690.0, 64718.0, 64780.0…
GO:0005515	MF	e	protein binding	119/183	12418/29107	1.14132e-09	2	119	5.04119e-06	421.0, 435.0, 994.0, 1294.0, 1786.0, 1789.0, 1893.0, 2145.0, 2542.0, 2645.0, 3674.0, 3801.0, 4796.0, 4913.0, 5002.0, 5394.0, 5526.0, 5871.0, 6002.0, 6300.0, 6665.0, 6676.0, 7089.0, 7127.0, 7352.0, 7410.0, 7791.0, 8822.0, 8986.0, 8996.0, 9132.0, 9715.0, 9719.0, 9814.0, 10014.0, 10188.0, 10603.0, 10641.0, 10801.0, 10807.0, 10809.0, 11076.0, 22874.0, 23066.0, 23113.0, 23129.0, 23181.0, 23254.0, 2329…
