## Supplementary material for "Transcriptional and genetic sex differences for schizophrenia across the dorsolateral prefrontal cortex, hippocampus, and caudate nucleus": Data S4: GO_analysis_module_tan.xlsx

### Sheet: Sheet1
GO	NS	enrichment	name	ratio_in_study	ratio_in_pop	p_uncorrected	depth	study_count	p_fdr_bh	study_items
GO:0007268	BP	e	chemical synaptic transmission	21/406	245/29107	4.50028e-11	7	21	5.58124e-07	1392.0, 2257.0, 2554.0, 2559.0, 2561.0, 2567.0, 2571.0, 2572.0, 2897.0, 3356.0, 3361.0, 4852.0, 6623.0, 6750.0, 7804.0, 8001.0, 9177.0, 9990.0, 11245.0, 22987.0, 139411.0
GO:1902476	BP	e	chloride transmembrane transport	9/406	65/29107	2.93462e-07	8	9	0.00181975	2554.0, 2559.0, 2561.0, 2567.0, 5172.0, 6557.0, 8001.0, 9990.0, 116369.0
GO:0060078	BP	e	regulation of postsynaptic membrane potential	6/406	31/29107	3.89036e-06	4	6	0.0160828	153.0, 2554.0, 2559.0, 2561.0, 2567.0, 2897.0
GO:0045202	CC	e	synapse	25/406	407/29107	8.03187e-10	3	25	1.40718e-06	794.0, 1392.0, 2257.0, 2554.0, 2559.0, 2561.0, 2567.0, 2895.0, 4852.0, 6509.0, 6547.0, 6750.0, 8001.0, 8470.0, 9177.0, 9990.0, 11245.0, 23768.0, 26230.0, 57144.0, 118427.0, 139411.0, 140689.0, 147381.0, 729993.0
GO:0098978	CC	e	glutamatergic synapse	21/406	333/29107	1.17304e-08	4	21	1.02758e-05	493.0, 1008.0, 1996.0, 2066.0, 2895.0, 3084.0, 3356.0, 6453.0, 6792.0, 8745.0, 10810.0, 23284.0, 27065.0, 27253.0, 57689.0, 80059.0, 84062.0, 140735.0, 147381.0, 347731.0, 729993.0
GO:0098982	CC	e	GABA-ergic synapse	10/406	65/29107	2.25721e-08	4	10	1.31821e-05	1008.0, 1012.0, 2066.0, 2554.0, 2561.0, 2567.0, 2596.0, 3084.0, 27253.0, 140689.0
GO:0045211	CC	e	postsynaptic membrane	12/406	139/29107	6.25334e-07	5	12	0.000273896	2066.0, 2559.0, 2567.0, 2895.0, 2897.0, 3778.0, 8001.0, 9177.0, 27065.0, 84062.0, 386617.0, 729993.0
GO:0043005	CC	e	neuron projection	18/406	339/29107	1.60361e-06	4	18	0.000561907	493.0, 794.0, 817.0, 1012.0, 1641.0, 2554.0, 2559.0, 2561.0, 2567.0, 4345.0, 4644.0, 4988.0, 8001.0, 8874.0, 9177.0, 22987.0, 23768.0, 84062.0
GO:0043204	CC	e	perikaryon	12/406	158/29107	2.43747e-06	2	12	0.000711741	1392.0, 1393.0, 1996.0, 2026.0, 2596.0, 3361.0, 4988.0, 5274.0, 6547.0, 8001.0, 9312.0, 26230.0
GO:0005887	CC	e	integral component of plasma membrane	40/406	1413/29107	2.21797e-05	4	40	0.00555127	153.0, 493.0, 1812.0, 2066.0, 2554.0, 2559.0, 2561.0, 2567.0, 2830.0, 2895.0, 2897.0, 3084.0, 3356.0, 3361.0, 4325.0, 4345.0, 4988.0, 5172.0, 5733.0, 5961.0, 6509.0, 6547.0, 8001.0, 8745.0, 8808.0, 9177.0, 9369.0, 9752.0, 9990.0, 10154.0, 11086.0, 11245.0, 23284.0, 23768.0, 27253.0, 56143.0, 116369.0, 285601.0, 338557.0, 353189.0
GO:0005886	CC	e	plasma membrane	94/406	4502/29107	4.17198e-05	3	94	0.00913664	153.0, 493.0, 956.0, 1008.0, 1012.0, 1016.0, 1812.0, 2026.0, 2066.0, 2554.0, 2559.0, 2561.0, 2567.0, 2571.0, 2572.0, 2596.0, 2830.0, 2895.0, 2897.0, 3356.0, 3361.0, 3778.0, 4160.0, 4325.0, 4345.0, 4988.0, 5058.0, 5172.0, 5733.0, 5801.0, 5865.0, 6092.0, 6453.0, 6509.0, 6547.0, 6557.0, 7804.0, 8001.0, 8470.0, 8745.0, 8808.0, 9077.0, 9156.0, 9177.0, 9185.0, 9223.0, 9270.0, 9312.0, 9369.0, 9929.0, 99…
GO:0098794	CC	e	postsynapse	8/406	94/29107	5.23342e-05	2	8	0.00930124	2554.0, 2559.0, 2567.0, 6547.0, 8874.0, 9118.0, 10810.0, 140735.0
GO:0099061	CC	e	integral component of postsynaptic density membrane	6/406	48/29107	5.30893e-05	8	6	0.00930124	2066.0, 2895.0, 57689.0, 80059.0, 347731.0, 729993.0
GO:0030425	CC	e	dendrite	17/406	423/29107	0.000107867	5	17	0.0171803	794.0, 1393.0, 1996.0, 2596.0, 3356.0, 3361.0, 4988.0, 5058.0, 6509.0, 6547.0, 7804.0, 8001.0, 8470.0, 9312.0, 27065.0, 30820.0, 57795.0
GO:1902711	CC	e	GABA-A receptor complex	4/406	19/29107	0.000122458	4	4	0.0178789	2554.0, 2559.0, 2561.0, 2567.0
GO:0043025	CC	e	neuronal cell body	15/406	355/29107	0.0001581	3	15	0.021307	3356.0, 3800.0, 4345.0, 5153.0, 5274.0, 6453.0, 6509.0, 6547.0, 6623.0, 6750.0, 7804.0, 8470.0, 8874.0, 9312.0, 57795.0
GO:0008328	CC	e	ionotropic glutamate receptor complex	2/406	2/29107	0.000194089	6	2	0.0242889	2895.0, 729993.0
GO:0016528	CC	e	sarcoplasm	3/406	9/29107	0.000212587	3	3	0.0248302	6547.0, 22927.0, 84062.0
GO:1904315	MF	e	transmitter-gated ion channel activity involved in regulation of postsynaptic membrane potential	6/406	32/29107	4.73204e-06	10	6	0.0209014	2554.0, 2559.0, 2561.0, 2567.0, 2895.0, 2897.0
GO:0005237	MF	e	inhibitory extracellular ligand-gated ion channel activity	4/406	11/29107	1.13906e-05	9	4	0.0237696	2554.0, 2559.0, 2561.0, 2567.0
GO:0030594	MF	e	neurotransmitter receptor activity	8/406	80/29107	1.61442e-05	3	8	0.0237696	2554.0, 2559.0, 2561.0, 2567.0, 3356.0, 3361.0, 8001.0, 9177.0
GO:0022851	MF	e	GABA-gated chloride ion channel activity	4/406	13/29107	2.41389e-05	10	4	0.0266554	2554.0, 2559.0, 2561.0, 2567.0
GO:0005254	MF	e	chloride channel activity	7/406	64/29107	3.05715e-05	7	7	0.0270068	2554.0, 2559.0, 2561.0, 2567.0, 6509.0, 8001.0, 116369.0
