## Supplementary material for "Transcriptional and genetic sex differences for schizophrenia across the dorsolateral prefrontal cortex, hippocampus, and caudate nucleus": Data S4: GO_analysis_module_turquoise.xlsx

### Sheet: Sheet1
GO	NS	enrichment	name	ratio_in_study	ratio_in_pop	p_uncorrected	depth	study_count	p_fdr_bh	study_items
GO:0007399	BP	e	nervous system development	57/1844	328/29107	3.5167e-12	4	57	4.36141e-08	43.0, 134.0, 321.0, 1128.0, 1271.0, 1639.0, 1826.0, 1995.0, 2048.0, 2675.0, 2889.0, 2931.0, 2937.0, 3785.0, 3984.0, 4209.0, 4486.0, 4681.0, 4900.0, 5026.0, 5050.0, 5097.0, 5528.0, 5623.0, 6597.0, 6598.0, 6601.0, 6602.0, 6687.0, 8193.0, 8220.0, 8861.0, 9094.0, 9148.0, 9253.0, 9542.0, 9759.0, 10280.0, 10297.0, 10523.0, 10570.0, 10612.0, 23098.0, 50861.0, 55201.0, 55626.0, 55715.0, 56135.0, 56140.0,…
GO:0045892	BP	e	negative regulation of transcription, DNA-templated	76/1844	548/29107	1.24818e-10	10	76	5.41518e-07	166.0, 605.0, 863.0, 1408.0, 1487.0, 3159.0, 3607.0, 4152.0, 4204.0, 4221.0, 4294.0, 4861.0, 5119.0, 5155.0, 5195.0, 5914.0, 6597.0, 6601.0, 6714.0, 6839.0, 7067.0, 7290.0, 7293.0, 7329.0, 7727.0, 8193.0, 8242.0, 8535.0, 8841.0, 8861.0, 8864.0, 9572.0, 9612.0, 9647.0, 9682.0, 9759.0, 10514.0, 10522.0, 10614.0, 10856.0, 11007.0, 22955.0, 23119.0, 23152.0, 24149.0, 25988.0, 26013.0, 50943.0, 51085.…
GO:0016567	BP	e	protein ubiquitination	64/1844	479/29107	2.0609e-08	9	64	4.64324e-05	408.0, 899.0, 997.0, 1840.0, 5347.0, 6923.0, 7317.0, 7332.0, 8078.0, 8924.0, 9040.0, 9820.0, 9862.0, 10075.0, 10273.0, 10296.0, 10422.0, 10489.0, 23038.0, 23295.0, 23338.0, 23352.0, 26233.0, 26262.0, 26270.0, 51619.0, 51665.0, 54461.0, 55128.0, 55298.0, 55527.0, 55743.0, 55823.0, 57574.0, 57617.0, 57799.0, 63891.0, 64320.0, 64410.0, 64777.0, 65264.0, 79102.0, 79176.0, 81559.0, 84231.0, 84461.0, 8…
GO:0006914	BP	e	autophagy	27/1844	127/29107	2.24637e-08	4	27	4.64324e-05	738.0, 1813.0, 2629.0, 4943.0, 6794.0, 8408.0, 9001.0, 9392.0, 9711.0, 9919.0, 23192.0, 23274.0, 23339.0, 23400.0, 23647.0, 25851.0, 53917.0, 54472.0, 55201.0, 55626.0, 55823.0, 56834.0, 56893.0, 57617.0, 79142.0, 84219.0, 140775.0
GO:0006468	BP	e	protein phosphorylation	61/1844	460/29107	5.92976e-08	7	61	0.000105058	156.0, 613.0, 1025.0, 1453.0, 1455.0, 1487.0, 1613.0, 2011.0, 2475.0, 2580.0, 2870.0, 2931.0, 3706.0, 3984.0, 4145.0, 4882.0, 5127.0, 5155.0, 5164.0, 5261.0, 5293.0, 5347.0, 5566.0, 5590.0, 5595.0, 5914.0, 6046.0, 6794.0, 7786.0, 8408.0, 8558.0, 9024.0, 9088.0, 9149.0, 9344.0, 9578.0, 10290.0, 10295.0, 10494.0, 10922.0, 22983.0, 23139.0, 23178.0, 23476.0, 23552.0, 56924.0, 57761.0, 57787.0, 65268…
GO:0006338	BP	e	chromatin remodeling	23/1844	105/29107	1.36161e-07	5	23	0.000211083	1107.0, 3054.0, 6046.0, 6597.0, 6598.0, 6601.0, 6602.0, 6604.0, 8242.0, 9675.0, 9682.0, 9759.0, 10856.0, 22880.0, 22955.0, 23030.0, 23476.0, 50943.0, 51341.0, 53615.0, 55011.0, 57459.0, 57680.0
GO:0035176	BP	e	social behavior	15/1844	52/29107	4.81627e-07	2	15	0.000663682	1141.0, 1855.0, 2475.0, 2894.0, 4204.0, 5413.0, 7349.0, 9379.0, 22941.0, 23152.0, 23542.0, 54413.0, 57521.0, 57680.0, 85358.0
GO:0032436	BP	e	positive regulation of proteasomal ubiquitin-dependent protein catabolic process	18/1844	78/29107	1.36708e-06	11	18	0.00169545	863.0, 1453.0, 1855.0, 2629.0, 2931.0, 5347.0, 5886.0, 6923.0, 8078.0, 10273.0, 10444.0, 23640.0, 55743.0, 57761.0, 65992.0, 79016.0, 85409.0, 344558.0
GO:0007420	BP	e	brain development	36/1844	241/29107	1.60771e-06	4	36	0.00177698	357.0, 2016.0, 2475.0, 2902.0, 2905.0, 4221.0, 5050.0, 5089.0, 5463.0, 7917.0, 8775.0, 9001.0, 9114.0, 9148.0, 9600.0, 9739.0, 9751.0, 10058.0, 10458.0, 10844.0, 22983.0, 23054.0, 23152.0, 28964.0, 53615.0, 55201.0, 56848.0, 56917.0, 57647.0, 57680.0, 63925.0, 80714.0, 84277.0, 85446.0, 90780.0, 339451.0
GO:0048167	BP	e	regulation of synaptic plasticity	14/1844	50/29107	1.71938e-06	7	14	0.00177698	575.0, 2902.0, 2905.0, 3706.0, 4130.0, 4137.0, 5914.0, 5923.0, 6376.0, 7425.0, 10458.0, 11178.0, 57338.0, 84446.0
GO:0043161	BP	e	proteasome-mediated ubiquitin-dependent protein catabolic process	28/1844	166/29107	1.92585e-06	9	28	0.00183726	408.0, 997.0, 2629.0, 2931.0, 5704.0, 5714.0, 5886.0, 6047.0, 9491.0, 10075.0, 10273.0, 10277.0, 10296.0, 10612.0, 23510.0, 54461.0, 54476.0, 54620.0, 55658.0, 55968.0, 64777.0, 79734.0, 84861.0, 84937.0, 116138.0, 116988.0, 149603.0, 253980.0
GO:0018105	BP	e	peptidyl-serine phosphorylation	28/1844	170/29107	3.11476e-06	9	28	0.00274945	156.0, 1453.0, 1455.0, 1609.0, 2011.0, 2475.0, 2931.0, 4294.0, 5155.0, 5310.0, 5347.0, 5566.0, 5590.0, 5595.0, 6714.0, 7786.0, 8408.0, 9024.0, 9149.0, 22983.0, 23031.0, 23139.0, 84446.0, 84630.0, 139728.0, 282974.0, 375449.0, 388228.0
GO:0006364	BP	e	rRNA processing	22/1844	116/29107	3.32541e-06	9	22	0.00274945	6839.0, 8568.0, 9136.0, 10248.0, 22984.0, 23223.0, 23481.0, 27341.0, 50628.0, 54512.0, 54555.0, 54663.0, 55011.0, 56342.0, 56915.0, 57418.0, 65083.0, 79039.0, 79050.0, 79863.0, 92856.0, 317781.0
GO:0030036	BP	e	actin cytoskeleton organization	27/1844	166/29107	5.9049e-06	6	27	0.00446592	87.0, 118.0, 1072.0, 2039.0, 3706.0, 3984.0, 5881.0, 6710.0, 6711.0, 6712.0, 6722.0, 7016.0, 9344.0, 9826.0, 9828.0, 10391.0, 11151.0, 11188.0, 22885.0, 23396.0, 23647.0, 54434.0, 57591.0, 57731.0, 261734.0, 339451.0, 440073.0
GO:0007409	BP	e	axonogenesis	17/1844	78/29107	6.12165e-06	9	17	0.00446592	322.0, 575.0, 1813.0, 4130.0, 5864.0, 6794.0, 9024.0, 9253.0, 9344.0, 10211.0, 10458.0, 55201.0, 57731.0, 65078.0, 80128.0, 84446.0, 84628.0
GO:0007010	BP	e	cytoskeleton organization	24/1844	141/29107	8.65264e-06	5	24	0.00596167	1072.0, 2039.0, 2859.0, 5064.0, 6710.0, 6711.0, 6712.0, 8506.0, 9203.0, 9578.0, 10296.0, 10841.0, 22983.0, 23031.0, 23139.0, 23363.0, 29993.0, 51517.0, 56924.0, 57610.0, 57731.0, 84926.0, 85369.0, 375449.0
GO:0045944	BP	e	positive regulation of transcription by RNA polymerase II	107/1844	1107/29107	1.29262e-05	11	107	0.00767935	322.0, 326.0, 408.0, 1025.0, 1387.0, 1628.0, 1813.0, 1855.0, 2649.0, 2902.0, 2931.0, 2962.0, 3054.0, 3159.0, 3265.0, 3607.0, 4004.0, 4097.0, 4157.0, 4204.0, 4209.0, 4221.0, 4842.0, 4862.0, 5089.0, 5300.0, 5310.0, 5595.0, 5798.0, 5914.0, 6047.0, 6256.0, 6257.0, 6297.0, 6376.0, 6497.0, 6548.0, 6597.0, 6598.0, 6721.0, 6722.0, 6829.0, 6919.0, 6942.0, 7008.0, 7030.0, 7067.0, 7349.0, 7391.0, 8085.0, 81…
GO:0007269	BP	e	neurotransmitter secretion	9/1844	25/29107	1.30033e-05	8	9	0.00767935	1855.0, 5799.0, 8224.0, 8541.0, 9379.0, 9751.0, 11255.0, 64130.0, 84446.0
GO:2000463	BP	e	positive regulation of excitatory postsynaptic potential	9/1844	25/29107	1.30033e-05	8	9	0.00767935	1855.0, 2902.0, 5590.0, 10458.0, 54413.0, 54434.0, 57555.0, 85358.0, 112755.0
GO:0045893	BP	e	positive regulation of transcription, DNA-templated	69/1844	637/29107	1.57547e-05	10	69	0.00888135	87.0, 322.0, 326.0, 1387.0, 1840.0, 3054.0, 3104.0, 3159.0, 3607.0, 3757.0, 4150.0, 4842.0, 4862.0, 5155.0, 5605.0, 5914.0, 6047.0, 6182.0, 6256.0, 6257.0, 6597.0, 6601.0, 6604.0, 6714.0, 6878.0, 7030.0, 7332.0, 7786.0, 7862.0, 8721.0, 8864.0, 9149.0, 9572.0, 9759.0, 9826.0, 9862.0, 10025.0, 10084.0, 10474.0, 10498.0, 10522.0, 10743.0, 10847.0, 23054.0, 23326.0, 23476.0, 23558.0, 24149.0, 25988.0…
GO:0007416	BP	e	synapse assembly	14/1844	60/29107	1.74927e-05	6	14	0.00943237	43.0, 1813.0, 1826.0, 4204.0, 6712.0, 9379.0, 9806.0, 22941.0, 23363.0, 28988.0, 54413.0, 57555.0, 84623.0, 85358.0
GO:0000122	BP	e	negative regulation of transcription by RNA polymerase II	89/1844	894/29107	2.55181e-05	11	89	0.0131865	166.0, 322.0, 896.0, 1107.0, 1387.0, 1408.0, 1487.0, 1788.0, 1822.0, 2063.0, 2649.0, 3054.0, 3607.0, 4004.0, 4150.0, 4204.0, 4221.0, 4335.0, 4861.0, 5347.0, 5463.0, 5914.0, 6256.0, 6497.0, 6597.0, 6721.0, 6829.0, 6839.0, 7067.0, 7329.0, 7466.0, 7727.0, 8535.0, 8841.0, 8861.0, 8864.0, 9093.0, 9572.0, 9612.0, 9759.0, 10522.0, 10589.0, 10614.0, 10637.0, 10919.0, 22980.0, 23038.0, 23119.0, 23309.0, 2…
GO:0048812	BP	e	neuron projection morphogenesis	14/1844	63/29107	3.15277e-05	8	14	0.0156403	135.0, 4681.0, 7477.0, 8506.0, 9344.0, 23380.0, 28988.0, 29993.0, 55201.0, 63925.0, 84623.0, 153090.0, 222950.0, 100532736.0
GO:0016241	BP	e	regulation of macroautophagy	12/1844	50/29107	5.12375e-05	7	12	0.0232975	527.0, 823.0, 826.0, 2475.0, 2597.0, 2629.0, 5566.0, 9114.0, 23265.0, 23400.0, 155066.0, 254122.0
GO:0050790	BP	e	regulation of catalytic activity	49/1844	426/29107	5.21612e-05	3	49	0.0232975	396.0, 482.0, 823.0, 2664.0, 2962.0, 5518.0, 5528.0, 5709.0, 5864.0, 6904.0, 7862.0, 8131.0, 8498.0, 8729.0, 8818.0, 8924.0, 9024.0, 9093.0, 9265.0, 9605.0, 9826.0, 9828.0, 10113.0, 10300.0, 10531.0, 10811.0, 10893.0, 10900.0, 28964.0, 28988.0, 29098.0, 50649.0, 60626.0, 80728.0, 84315.0, 84364.0, 84464.0, 84988.0, 85442.0, 116983.0, 116987.0, 116988.0, 119016.0, 140885.0, 163688.0, 390637.0, 414…
GO:0007088	BP	e	regulation of mitotic nuclear division	8/1844	23/29107	5.30162e-05	7	8	0.0232975	1613.0, 5300.0, 9088.0, 9820.0, 23363.0, 26013.0, 54461.0, 57026.0
GO:0031122	BP	e	cytoplasmic microtubule organization	11/1844	43/29107	5.57353e-05	7	11	0.0232975	1639.0, 1855.0, 4137.0, 7283.0, 10844.0, 25999.0, 27175.0, 50861.0, 57662.0, 79187.0, 85378.0
GO:0043967	BP	e	histone H4 acetylation	10/1844	36/29107	5.63558e-05	12	10	0.0232975	322.0, 8295.0, 10474.0, 10856.0, 23326.0, 26038.0, 55929.0, 57634.0, 79903.0, 84289.0
GO:0006337	BP	e	nucleosome disassembly	7/1844	18/29107	6.92324e-05	7	7	0.0276974	3159.0, 6597.0, 6598.0, 6601.0, 6602.0, 6604.0, 83743.0
GO:1901097	BP	e	negative regulation of autophagosome maturation	4/1844	5/29107	7.62357e-05	9	4	0.0286508	9711.0, 23274.0, 56893.0, 79142.0
GO:0060079	BP	e	excitatory postsynaptic potential	13/1844	60/29107	7.9297e-05	5	13	0.0289248	134.0, 135.0, 1141.0, 1813.0, 2902.0, 2905.0, 2931.0, 4204.0, 4355.0, 5026.0, 23542.0, 57053.0, 124925.0
GO:0043162	BP	e	ubiquitin-dependent protein catabolic process via the multivesicular body sorting pathway	7/1844	19/29107	0.000103626	9	7	0.0367192	25930.0, 27183.0, 51271.0, 55048.0, 55658.0, 79720.0, 155382.0
GO:0007613	BP	e	memory	15/1844	79/29107	0.000114886	6	15	0.0395781	41.0, 1141.0, 3675.0, 4130.0, 4137.0, 6833.0, 8704.0, 10347.0, 23152.0, 23373.0, 50801.0, 56924.0, 57338.0, 85358.0, 100132074.0
GO:0034067	BP	e	protein localization to Golgi apparatus	7/1844	20/29107	0.000150719	6	7	0.04919	1453.0, 2580.0, 8729.0, 23299.0, 23363.0, 55690.0, 79567.0
GO:1904263	BP	e	positive regulation of TORC1 signaling	7/1844	20/29107	0.000150719	9	7	0.04919	23274.0, 55011.0, 55593.0, 56834.0, 84861.0, 90809.0, 201163.0
GO:0030010	BP	e	establishment of cell polarity	9/1844	33/29107	0.000154728	3	9	0.0492037	2011.0, 5310.0, 5590.0, 6794.0, 9024.0, 9826.0, 23625.0, 55083.0, 84446.0
GO:0018107	BP	e	peptidyl-threonine phosphorylation	13/1844	64/29107	0.000159128	9	13	0.0493377	156.0, 2011.0, 2475.0, 2931.0, 4294.0, 5566.0, 7786.0, 8408.0, 8558.0, 9149.0, 9578.0, 84630.0, 388228.0
GO:0050911	BP	p	detection of chemical stimulus involved in sensory perception of smell	1/1844	401/29107	1.62654e-10	5	1	5.41518e-07	338755.0
GO:0035195	BP	p	gene silencing by miRNA	5/1844	557/29107	1.74655e-10	9	5	5.41518e-07	406924.0, 574038.0, 100126343.0, 100302149.0, 106660606.0
GO:0006396	BP	p	RNA processing	9/1844	422/29107	7.48808e-05	7	9	0.0286508	1659.0, 10523.0, 79039.0, 161931.0, 162989.0, 100033603.0, 100033799.0, 100033801.0, 100033811.0
GO:0005654	CC	e	nucleoplasm	458/1844	3805/29107	1.53882e-45	2	458	2.69602e-42	118.0, 322.0, 402.0, 408.0, 863.0, 896.0, 997.0, 1025.0, 1107.0, 1387.0, 1453.0, 1487.0, 1613.0, 1659.0, 1677.0, 1788.0, 1801.0, 1819.0, 1822.0, 1840.0, 2011.0, 2048.0, 2063.0, 2068.0, 2071.0, 2475.0, 2649.0, 2802.0, 2817.0, 2821.0, 2873.0, 2962.0, 2975.0, 3054.0, 3159.0, 3265.0, 3276.0, 3291.0, 3508.0, 3607.0, 3619.0, 3667.0, 3704.0, 4004.0, 4097.0, 4152.0, 4204.0, 4209.0, 4221.0, 4282.0, 4298.0…
GO:0005829	CC	e	cytosol	555/1844	5293/29107	6.88878e-38	2	555	6.03457e-35	14.0, 16.0, 29.0, 50.0, 71.0, 87.0, 118.0, 156.0, 160.0, 161.0, 162.0, 191.0, 226.0, 230.0, 271.0, 327.0, 396.0, 402.0, 408.0, 547.0, 572.0, 613.0, 738.0, 752.0, 766.0, 823.0, 826.0, 899.0, 997.0, 1072.0, 1152.0, 1212.0, 1352.0, 1384.0, 1408.0, 1453.0, 1455.0, 1609.0, 1639.0, 1659.0, 1677.0, 1801.0, 1802.0, 1819.0, 1840.0, 1850.0, 1855.0, 1981.0, 2036.0, 2039.0, 2048.0, 2049.0, 2068.0, 2193.0, 21…
GO:0005634	CC	e	nucleus	533/1844	5386/29107	2.44426e-29	5	533	1.42745e-26	43.0, 71.0, 118.0, 166.0, 191.0, 226.0, 322.0, 326.0, 396.0, 402.0, 408.0, 773.0, 808.0, 863.0, 896.0, 899.0, 997.0, 1025.0, 1072.0, 1107.0, 1152.0, 1387.0, 1408.0, 1453.0, 1455.0, 1487.0, 1501.0, 1609.0, 1613.0, 1628.0, 1639.0, 1659.0, 1677.0, 1762.0, 1788.0, 1819.0, 1822.0, 1850.0, 1954.0, 1981.0, 2016.0, 2063.0, 2068.0, 2071.0, 2261.0, 2298.0, 2475.0, 2597.0, 2931.0, 2962.0, 3054.0, 3104.0, 31…
GO:0005737	CC	e	cytoplasm	478/1844	4724/29107	5.9073e-28	2	478	2.5874e-25	16.0, 87.0, 109.0, 118.0, 152.0, 156.0, 314.0, 321.0, 322.0, 326.0, 381.0, 402.0, 408.0, 482.0, 491.0, 726.0, 773.0, 808.0, 823.0, 896.0, 899.0, 1072.0, 1107.0, 1387.0, 1408.0, 1453.0, 1455.0, 1501.0, 1565.0, 1571.0, 1609.0, 1613.0, 1639.0, 1788.0, 1819.0, 1822.0, 1840.0, 1850.0, 1917.0, 1981.0, 2011.0, 2016.0, 2068.0, 2193.0, 2194.0, 2475.0, 2550.0, 2580.0, 2592.0, 2597.0, 2664.0, 2767.0, 2783.0…
GO:0016020	CC	e	membrane	231/1844	2121/29107	1.89307e-16	2	231	6.6333e-14	16.0, 29.0, 43.0, 53.0, 71.0, 109.0, 112.0, 135.0, 156.0, 160.0, 226.0, 396.0, 478.0, 482.0, 613.0, 738.0, 752.0, 823.0, 826.0, 896.0, 955.0, 1025.0, 1072.0, 1128.0, 1209.0, 1455.0, 1639.0, 1819.0, 1826.0, 1981.0, 2011.0, 2193.0, 2194.0, 2319.0, 2475.0, 2580.0, 2597.0, 2734.0, 2783.0, 2802.0, 2821.0, 2870.0, 2975.0, 3054.0, 3163.0, 3241.0, 3508.0, 3984.0, 4035.0, 4137.0, 4141.0, 4145.0, 4191.0, 5…
GO:0005794	CC	e	Golgi apparatus	124/1844	988/29107	2.90776e-13	5	124	7.42714e-11	41.0, 43.0, 109.0, 162.0, 381.0, 402.0, 478.0, 738.0, 955.0, 1453.0, 2134.0, 2137.0, 2194.0, 2261.0, 2580.0, 2592.0, 2622.0, 2629.0, 2664.0, 2734.0, 2801.0, 2802.0, 2907.0, 3265.0, 4035.0, 4917.0, 5310.0, 5595.0, 5605.0, 5664.0, 5798.0, 5830.0, 7249.0, 7425.0, 8295.0, 8703.0, 8704.0, 8720.0, 8729.0, 8841.0, 8906.0, 8943.0, 9088.0, 9390.0, 9486.0, 9609.0, 9777.0, 9820.0, 9906.0, 9919.0, 10046.0, 1…
GO:0005739	CC	e	mitochondrion	152/1844	1307/29107	2.96747e-13	5	152	7.42714e-11	16.0, 50.0, 402.0, 487.0, 513.0, 516.0, 572.0, 622.0, 823.0, 1152.0, 1340.0, 1352.0, 1384.0, 1408.0, 1565.0, 2011.0, 2931.0, 3029.0, 3607.0, 3767.0, 3954.0, 4137.0, 4191.0, 4358.0, 4519.0, 4696.0, 4723.0, 4833.0, 4836.0, 4842.0, 5164.0, 5300.0, 5428.0, 5447.0, 5518.0, 5566.0, 5595.0, 5605.0, 5831.0, 6182.0, 6256.0, 6548.0, 6687.0, 6714.0, 6794.0, 6821.0, 6833.0, 7317.0, 8402.0, 8729.0, 9001.0, 90…
GO:0043025	CC	e	neuronal cell body	61/1844	355/29107	1.02328e-12	3	61	2.24099e-10	134.0, 135.0, 152.0, 322.0, 478.0, 547.0, 773.0, 1152.0, 1639.0, 1826.0, 1855.0, 1917.0, 2048.0, 2475.0, 2664.0, 2931.0, 3054.0, 3623.0, 3750.0, 3767.0, 4035.0, 4130.0, 4137.0, 4535.0, 4900.0, 5372.0, 5664.0, 5798.0, 5881.0, 6376.0, 6712.0, 6861.0, 9513.0, 9751.0, 10300.0, 10381.0, 10382.0, 10458.0, 22941.0, 22983.0, 23373.0, 23400.0, 23542.0, 25828.0, 26504.0, 55201.0, 55238.0, 55361.0, 57521.0,…
GO:0098978	CC	e	glutamatergic synapse	56/1844	333/29107	2.07632e-11	4	56	4.0419e-09	29.0, 87.0, 135.0, 152.0, 491.0, 613.0, 1128.0, 1487.0, 1609.0, 1813.0, 1855.0, 2048.0, 2319.0, 2475.0, 2894.0, 2905.0, 3265.0, 4900.0, 5300.0, 5499.0, 5590.0, 5802.0, 6455.0, 6711.0, 6712.0, 6714.0, 8224.0, 8541.0, 8775.0, 8927.0, 8943.0, 9256.0, 10211.0, 10458.0, 11151.0, 22839.0, 22883.0, 22885.0, 23373.0, 27092.0, 50632.0, 54476.0, 56850.0, 57617.0, 58512.0, 59284.0, 65078.0, 78999.0, 79414.0…
GO:0005765	CC	e	lysosomal membrane	55/1844	331/29107	5.03026e-11	7	55	8.81301e-09	21.0, 53.0, 162.0, 408.0, 527.0, 1185.0, 2475.0, 2629.0, 2767.0, 2783.0, 4035.0, 5664.0, 7317.0, 8131.0, 8140.0, 8943.0, 9066.0, 9114.0, 10058.0, 10211.0, 11182.0, 23207.0, 23339.0, 23400.0, 23457.0, 23646.0, 25851.0, 54785.0, 55317.0, 55361.0, 55823.0, 56834.0, 56848.0, 57521.0, 57617.0, 64601.0, 64837.0, 79803.0, 80331.0, 80700.0, 81618.0, 83985.0, 84219.0, 84286.0, 89845.0, 90809.0, 91056.0, 9…
GO:0030425	CC	e	dendrite	64/1844	423/29107	1.08962e-10	5	64	1.73547e-08	135.0, 547.0, 575.0, 1128.0, 1132.0, 1152.0, 1501.0, 1762.0, 1813.0, 1826.0, 2011.0, 2048.0, 2049.0, 2475.0, 2550.0, 2775.0, 2784.0, 2902.0, 3054.0, 3362.0, 4035.0, 4130.0, 4137.0, 4535.0, 5518.0, 5905.0, 5914.0, 7349.0, 7466.0, 8927.0, 9001.0, 9572.0, 10381.0, 10612.0, 11255.0, 22906.0, 22983.0, 23046.0, 23098.0, 23162.0, 23373.0, 23774.0, 25828.0, 26504.0, 28988.0, 29888.0, 55201.0, 55361.0, 56…
GO:0000139	CC	e	Golgi membrane	78/1844	587/29107	5.68622e-10	5	78	8.30188e-08	162.0, 408.0, 863.0, 955.0, 1571.0, 1813.0, 2475.0, 2734.0, 2801.0, 2802.0, 3265.0, 4248.0, 5045.0, 5155.0, 5310.0, 5664.0, 6487.0, 6721.0, 6892.0, 8534.0, 8703.0, 8704.0, 8720.0, 8729.0, 8906.0, 8943.0, 9088.0, 9265.0, 9394.0, 9478.0, 9486.0, 9609.0, 9827.0, 9914.0, 9919.0, 10058.0, 10075.0, 10347.0, 10494.0, 10841.0, 11282.0, 11285.0, 22883.0, 22937.0, 23162.0, 23315.0, 23563.0, 23646.0, 25837.…
GO:0014069	CC	e	postsynaptic density	43/1844	248/29107	1.65155e-09	4	43	2.22578e-07	118.0, 134.0, 135.0, 408.0, 575.0, 1501.0, 1813.0, 1855.0, 2039.0, 2902.0, 3750.0, 4355.0, 4842.0, 4900.0, 5064.0, 5590.0, 6711.0, 6714.0, 7249.0, 7732.0, 8224.0, 8927.0, 9148.0, 9478.0, 9513.0, 9762.0, 10280.0, 11178.0, 22859.0, 22941.0, 23373.0, 23380.0, 23542.0, 23623.0, 28964.0, 28988.0, 57479.0, 58512.0, 84435.0, 85358.0, 201191.0, 339451.0, 440073.0
GO:0005886	CC	e	plasma membrane	376/1844	4502/29107	5.34328e-09	3	376	6.68673e-07	14.0, 21.0, 41.0, 43.0, 71.0, 87.0, 109.0, 112.0, 118.0, 134.0, 135.0, 152.0, 156.0, 160.0, 161.0, 314.0, 321.0, 322.0, 357.0, 381.0, 408.0, 478.0, 482.0, 491.0, 527.0, 575.0, 576.0, 610.0, 747.0, 752.0, 773.0, 782.0, 808.0, 823.0, 826.0, 955.0, 1002.0, 1128.0, 1132.0, 1141.0, 1212.0, 1271.0, 1453.0, 1455.0, 1501.0, 1609.0, 1636.0, 1813.0, 1826.0, 1951.0, 2011.0, 2036.0, 2039.0, 2048.0, 2049.0, 2…
GO:0030426	CC	e	growth cone	27/1844	134/29107	7.34276e-08	3	27	8.57634e-06	322.0, 808.0, 1826.0, 1855.0, 3508.0, 4137.0, 5664.0, 5802.0, 5881.0, 5923.0, 8941.0, 9001.0, 9513.0, 10280.0, 10300.0, 10381.0, 11336.0, 11344.0, 22859.0, 22941.0, 23046.0, 23162.0, 50861.0, 54434.0, 90060.0, 116983.0, 255057.0
GO:0048471	CC	e	perinuclear region of cytoplasm	82/1844	713/29107	1.99324e-07	2	82	2.13625e-05	43.0, 322.0, 381.0, 547.0, 575.0, 1453.0, 1822.0, 2039.0, 2319.0, 2580.0, 2597.0, 2783.0, 3265.0, 3675.0, 3757.0, 4842.0, 5141.0, 5566.0, 5590.0, 5605.0, 5664.0, 5864.0, 5881.0, 5905.0, 5914.0, 6305.0, 6376.0, 6548.0, 6714.0, 6861.0, 7016.0, 7249.0, 8864.0, 9024.0, 9148.0, 9478.0, 9479.0, 9491.0, 9647.0, 9811.0, 9820.0, 9914.0, 9919.0, 10021.0, 10297.0, 10523.0, 10847.0, 10868.0, 10980.0, 11190.0…
GO:0016604	CC	e	nuclear body	46/1844	321/29107	2.07284e-07	2	46	2.13625e-05	118.0, 326.0, 408.0, 1387.0, 1659.0, 1840.0, 3508.0, 3619.0, 6047.0, 6305.0, 6497.0, 6618.0, 6942.0, 7086.0, 7732.0, 8178.0, 8270.0, 8535.0, 9572.0, 9612.0, 10046.0, 10084.0, 10147.0, 10847.0, 11189.0, 22888.0, 23373.0, 25930.0, 29855.0, 50628.0, 54472.0, 57455.0, 63893.0, 63977.0, 64375.0, 65057.0, 80152.0, 83442.0, 83482.0, 84256.0, 84967.0, 139285.0, 140901.0, 253980.0, 261734.0, 345222.0
GO:0043231	CC	e	intracellular membrane-bounded organelle	93/1844	847/29107	2.8582e-07	4	93	2.78198e-05	21.0, 162.0, 491.0, 738.0, 1185.0, 1212.0, 1565.0, 1571.0, 1819.0, 2319.0, 2580.0, 2597.0, 2889.0, 2962.0, 3607.0, 3667.0, 3704.0, 4209.0, 4353.0, 5097.0, 5447.0, 5536.0, 5886.0, 5905.0, 5989.0, 6598.0, 6602.0, 6721.0, 7425.0, 7448.0, 7917.0, 8140.0, 8704.0, 9093.0, 9146.0, 9392.0, 9600.0, 9701.0, 9711.0, 9727.0, 10239.0, 10248.0, 10347.0, 10514.0, 10614.0, 10715.0, 10898.0, 10900.0, 11033.0, 111…
GO:0043197	CC	e	dendritic spine	28/1844	157/29107	6.07328e-07	6	28	5.6002e-05	29.0, 134.0, 321.0, 322.0, 408.0, 575.0, 613.0, 1813.0, 1855.0, 2902.0, 3706.0, 3750.0, 4137.0, 4355.0, 4842.0, 5499.0, 5566.0, 9001.0, 9148.0, 9513.0, 9572.0, 9762.0, 11178.0, 22941.0, 29888.0, 85358.0, 112476.0, 124925.0
GO:0030424	CC	e	axon	45/1844	324/29107	7.81189e-07	5	45	6.84321e-05	29.0, 478.0, 547.0, 613.0, 1639.0, 1813.0, 1826.0, 2048.0, 2664.0, 2931.0, 3054.0, 3508.0, 3749.0, 4130.0, 4137.0, 4900.0, 5064.0, 5802.0, 5864.0, 6861.0, 8408.0, 8927.0, 9344.0, 9513.0, 10381.0, 11151.0, 22859.0, 22983.0, 23098.0, 23162.0, 27242.0, 55238.0, 56850.0, 57053.0, 64601.0, 79414.0, 79969.0, 84623.0, 84628.0, 94233.0, 112755.0, 114783.0, 126129.0, 153090.0, 349667.0
GO:0005768	CC	e	endosome	42/1844	296/29107	9.11665e-07	7	42	7.60589e-05	152.0, 408.0, 1609.0, 1636.0, 2319.0, 2817.0, 3767.0, 5590.0, 5798.0, 5864.0, 7732.0, 9146.0, 9727.0, 10043.0, 10058.0, 10211.0, 25837.0, 25930.0, 27183.0, 28952.0, 29924.0, 29993.0, 50632.0, 53917.0, 55361.0, 55823.0, 57617.0, 57799.0, 64601.0, 79065.0, 79720.0, 80148.0, 80700.0, 84258.0, 84286.0, 84937.0, 90060.0, 146691.0, 254122.0, 282808.0, 326624.0, 376267.0
GO:0016021	CC	e	integral component of membrane	292/1844	3525/29107	1.06861e-06	3	292	8.51003e-05	21.0, 53.0, 109.0, 478.0, 487.0, 516.0, 527.0, 537.0, 575.0, 576.0, 738.0, 773.0, 955.0, 1141.0, 1185.0, 1352.0, 1636.0, 1951.0, 1954.0, 2134.0, 2137.0, 2532.0, 2686.0, 2734.0, 2907.0, 3749.0, 3750.0, 3754.0, 3785.0, 3954.0, 4037.0, 4185.0, 4248.0, 4358.0, 5195.0, 5310.0, 5447.0, 5798.0, 5817.0, 6305.0, 6376.0, 6487.0, 6545.0, 6548.0, 6892.0, 6988.0, 7732.0, 8140.0, 8506.0, 8534.0, 8577.0, 8642.0…
GO:0005813	CC	e	centrosome	63/1844	527/29107	1.26973e-06	3	63	9.67203e-05	402.0, 808.0, 899.0, 1107.0, 1453.0, 1639.0, 4204.0, 5252.0, 5347.0, 5566.0, 5664.0, 6497.0, 6904.0, 6919.0, 7016.0, 7283.0, 9001.0, 9024.0, 9094.0, 9114.0, 9727.0, 9820.0, 10046.0, 10120.0, 10121.0, 10300.0, 10844.0, 10856.0, 10868.0, 11007.0, 11190.0, 23108.0, 23281.0, 23299.0, 23352.0, 23363.0, 25886.0, 27175.0, 27183.0, 28964.0, 50855.0, 55684.0, 57662.0, 57787.0, 64771.0, 79140.0, 79187.0, 8…
GO:0005743	CC	e	mitochondrial inner membrane	52/1844	404/29107	1.40554e-06	5	52	0.000102605	513.0, 516.0, 1340.0, 1352.0, 1384.0, 1571.0, 3954.0, 4358.0, 4519.0, 4535.0, 4696.0, 4716.0, 4723.0, 4833.0, 5664.0, 6182.0, 6183.0, 6687.0, 6714.0, 8402.0, 10131.0, 10245.0, 10452.0, 10469.0, 10573.0, 23464.0, 26284.0, 26517.0, 26519.0, 29928.0, 51069.0, 51073.0, 51116.0, 51253.0, 51295.0, 54998.0, 55210.0, 56848.0, 64975.0, 65993.0, 79751.0, 83985.0, 84277.0, 84769.0, 92609.0, 114789.0, 124995…
GO:0071339	CC	e	MLL1 complex	10/1844	28/29107	4.63939e-06	7	10	0.000325129	3054.0, 6874.0, 6878.0, 10856.0, 11091.0, 26121.0, 26168.0, 27043.0, 57680.0, 84148.0
GO:0030672	CC	e	synaptic vesicle membrane	16/1844	74/29107	1.26926e-05	8	16	0.000855285	808.0, 1212.0, 1813.0, 5799.0, 6833.0, 6861.0, 8224.0, 8927.0, 9066.0, 9145.0, 55361.0, 84937.0, 91683.0, 112476.0, 192683.0, 255057.0
GO:0005815	CC	e	microtubule organizing center	19/1844	102/29107	1.97992e-05	2	19	0.00128475	5119.0, 5590.0, 10211.0, 10579.0, 10844.0, 11190.0, 23170.0, 23265.0, 54862.0, 57410.0, 57576.0, 57787.0, 64210.0, 80700.0, 83541.0, 90990.0, 112755.0, 115098.0, 222229.0
GO:0098793	CC	e	presynapse	19/1844	104/29107	2.63167e-05	2	19	0.00159022	491.0, 1609.0, 1855.0, 2580.0, 5499.0, 6455.0, 6712.0, 8775.0, 8938.0, 9379.0, 9513.0, 11255.0, 23396.0, 54413.0, 57617.0, 64130.0, 65078.0, 80331.0, 112476.0
GO:0005776	CC	e	autophagosome	15/1844	70/29107	2.63221e-05	6	15	0.00159022	4943.0, 8408.0, 9001.0, 23400.0, 53349.0, 53917.0, 55626.0, 55823.0, 56893.0, 57617.0, 64601.0, 79065.0, 84557.0, 148022.0, 285973.0
GO:0099061	CC	e	integral component of postsynaptic density membrane	12/1844	48/29107	3.30866e-05	8	12	0.00193226	152.0, 1128.0, 2894.0, 5802.0, 22883.0, 27092.0, 57497.0, 57622.0, 59284.0, 78999.0, 79414.0, 94030.0
GO:0005874	CC	e	microtubule	38/1844	298/29107	3.76781e-05	6	38	0.00212942	357.0, 547.0, 1639.0, 1855.0, 2622.0, 2801.0, 2931.0, 3619.0, 3835.0, 4130.0, 4137.0, 5605.0, 6786.0, 6904.0, 7283.0, 8514.0, 10126.0, 10300.0, 10381.0, 10382.0, 10458.0, 23046.0, 23098.0, 23623.0, 27175.0, 55083.0, 55201.0, 57576.0, 64837.0, 79187.0, 79969.0, 83658.0, 84557.0, 85378.0, 89796.0, 90990.0, 113220.0, 283638.0
GO:0043005	CC	e	neuron projection	42/1844	339/29107	3.98078e-05	4	42	0.00217947	191.0, 1141.0, 1453.0, 1639.0, 1855.0, 2048.0, 2049.0, 2821.0, 2902.0, 3984.0, 4130.0, 4137.0, 4987.0, 5127.0, 5300.0, 5881.0, 5923.0, 6376.0, 6714.0, 7732.0, 8911.0, 8912.0, 8941.0, 9344.0, 9751.0, 9810.0, 11251.0, 22859.0, 22941.0, 22983.0, 23400.0, 26011.0, 50861.0, 55361.0, 57053.0, 57479.0, 57576.0, 57787.0, 65078.0, 80023.0, 85358.0, 349667.0
GO:0098981	CC	e	cholinergic synapse	5/1844	8/29107	4.83536e-05	4	5	0.00256714	1128.0, 1141.0, 22839.0, 57053.0, 58512.0
GO:0005789	CC	e	endoplasmic reticulum membrane	94/1844	974/29107	5.42619e-05	4	94	0.00279608	487.0, 537.0, 1565.0, 1571.0, 2134.0, 2137.0, 2475.0, 2902.0, 2905.0, 3163.0, 3265.0, 3291.0, 5447.0, 5664.0, 5833.0, 5881.0, 6305.0, 6548.0, 6721.0, 6786.0, 6892.0, 7086.0, 7466.0, 8408.0, 8694.0, 8720.0, 8818.0, 9088.0, 9091.0, 9409.0, 9479.0, 9600.0, 9854.0, 9883.0, 9911.0, 9919.0, 9986.0, 10058.0, 10113.0, 10280.0, 10423.0, 10554.0, 10715.0, 10908.0, 10999.0, 11253.0, 11343.0, 22883.0, 22937.…
GO:0045202	CC	e	synapse	47/1844	407/29107	7.97054e-05	3	47	0.00398982	41.0, 43.0, 156.0, 322.0, 396.0, 478.0, 726.0, 773.0, 782.0, 1128.0, 1132.0, 1141.0, 1826.0, 1855.0, 1917.0, 2767.0, 2817.0, 2902.0, 3061.0, 3362.0, 3749.0, 3785.0, 4130.0, 4524.0, 4842.0, 5798.0, 5881.0, 8497.0, 8514.0, 9094.0, 9479.0, 9762.0, 11255.0, 22859.0, 23098.0, 23363.0, 29993.0, 54413.0, 54434.0, 55201.0, 57053.0, 57555.0, 57596.0, 64130.0, 84557.0, 93145.0, 116225.0
GO:0031410	CC	e	cytoplasmic vesicle	37/1844	293/29107	8.52849e-05	6	37	0.00415053	161.0, 408.0, 1855.0, 2039.0, 2319.0, 4943.0, 4987.0, 5064.0, 5881.0, 7016.0, 7425.0, 8372.0, 9001.0, 9344.0, 9853.0, 9914.0, 10211.0, 10280.0, 11253.0, 22906.0, 23046.0, 23162.0, 23221.0, 23299.0, 23623.0, 23769.0, 25851.0, 50632.0, 55361.0, 55626.0, 56893.0, 64137.0, 79932.0, 84231.0, 85409.0, 92714.0, 285973.0
GO:0000123	CC	e	histone acetyltransferase complex	8/1844	25/29107	0.000104344	6	8	0.00494085	1387.0, 3054.0, 7862.0, 11091.0, 23338.0, 27154.0, 84148.0, 84289.0
GO:0032991	CC	e	protein-containing complex	66/1844	643/29107	0.000109553	1	66	0.00505097	322.0, 613.0, 808.0, 1677.0, 2664.0, 2962.0, 3054.0, 3619.0, 4221.0, 4842.0, 4968.0, 5195.0, 5428.0, 5536.0, 5595.0, 5664.0, 5830.0, 5864.0, 5886.0, 5914.0, 6497.0, 6597.0, 6598.0, 6601.0, 6710.0, 6874.0, 6878.0, 7290.0, 8438.0, 8517.0, 8861.0, 9379.0, 9647.0, 9827.0, 10036.0, 10847.0, 11151.0, 11190.0, 22844.0, 22937.0, 23163.0, 23214.0, 23410.0, 23542.0, 23770.0, 26100.0, 26504.0, 27351.0, 5094…
GO:0008021	CC	e	synaptic vesicle	20/1844	125/29107	0.00011521	9	20	0.00517558	321.0, 547.0, 2902.0, 5127.0, 5413.0, 5864.0, 7732.0, 8224.0, 8927.0, 9001.0, 9066.0, 9114.0, 10567.0, 57799.0, 84446.0, 84623.0, 112476.0, 112755.0, 282808.0, 376267.0
GO:0005769	CC	e	early endosome	34/1844	268/29107	0.000118216	8	34	0.00517788	2532.0, 2889.0, 4035.0, 5119.0, 5595.0, 5605.0, 8372.0, 9001.0, 9114.0, 9146.0, 9392.0, 9711.0, 9777.0, 10043.0, 10211.0, 10612.0, 11151.0, 11188.0, 22906.0, 23295.0, 23623.0, 25930.0, 26056.0, 27183.0, 28988.0, 55111.0, 55654.0, 55823.0, 57617.0, 59284.0, 64601.0, 124930.0, 125058.0, 142678.0
GO:1904115	CC	e	axon cytoplasm	13/1844	63/29107	0.000134528	6	13	0.00574862	547.0, 4130.0, 4137.0, 5905.0, 6687.0, 8943.0, 9001.0, 10239.0, 22906.0, 23162.0, 50632.0, 80128.0, 388552.0
GO:0071565	CC	e	nBAF complex	6/1844	15/29107	0.000195072	5	6	0.0081373	6597.0, 6598.0, 6601.0, 6602.0, 6604.0, 8193.0
GO:0016607	CC	e	nuclear speck	46/1844	411/29107	0.000203744	3	46	0.00830137	322.0, 997.0, 1408.0, 1609.0, 3835.0, 3984.0, 4137.0, 4152.0, 4968.0, 5300.0, 5546.0, 5566.0, 6046.0, 6835.0, 8178.0, 8535.0, 9158.0, 9739.0, 9759.0, 10084.0, 10291.0, 10421.0, 10594.0, 10919.0, 10921.0, 10992.0, 11273.0, 23067.0, 23464.0, 23774.0, 25766.0, 26038.0, 26121.0, 26993.0, 27339.0, 29890.0, 54890.0, 55735.0, 57459.0, 57634.0, 58509.0, 64771.0, 79595.0, 92609.0, 124790.0, 199746.0
GO:0031931	CC	e	TORC1 complex	4/1844	6/29107	0.000217165	4	4	0.0086471	2475.0, 9675.0, 57521.0, 64223.0
GO:0030864	CC	e	cortical actin cytoskeleton	12/1844	58/29107	0.000235047	7	12	0.00915115	87.0, 357.0, 2319.0, 3927.0, 6710.0, 6711.0, 6712.0, 10211.0, 11151.0, 28988.0, 57731.0, 91663.0
GO:0015630	CC	e	microtubule cytoskeleton	23/1844	162/29107	0.000259912	6	23	0.00989925	14.0, 402.0, 1639.0, 2597.0, 4137.0, 5127.0, 5347.0, 5413.0, 5518.0, 9927.0, 10120.0, 10121.0, 10297.0, 10300.0, 11188.0, 23139.0, 23623.0, 27175.0, 57787.0, 84861.0, 89796.0, 90120.0, 252839.0
GO:0045211	CC	e	postsynaptic membrane	21/1844	139/29107	0.000290699	5	21	0.0108363	322.0, 408.0, 747.0, 1132.0, 2550.0, 2894.0, 2902.0, 3750.0, 3761.0, 4900.0, 9093.0, 11178.0, 22883.0, 22941.0, 23017.0, 23380.0, 28988.0, 57555.0, 84966.0, 85358.0, 221955.0
GO:0001650	CC	e	fibrillar center	21/1844	140/29107	0.000303183	2	21	0.0110662	4298.0, 5195.0, 6598.0, 6949.0, 7343.0, 9682.0, 9807.0, 9825.0, 9875.0, 10421.0, 10469.0, 10522.0, 10849.0, 23583.0, 26517.0, 54862.0, 55809.0, 56924.0, 92856.0, 339230.0, 345630.0
GO:0000930	CC	e	gamma-tubulin complex	5/1844	11/29107	0.000339516	2	5	0.0121394	7283.0, 10844.0, 27175.0, 57787.0, 85378.0
GO:0098685	CC	e	Schaffer collateral - CA1 synapse	14/1844	78/29107	0.000354049	4	14	0.0124059	29.0, 71.0, 613.0, 1128.0, 1855.0, 2550.0, 5590.0, 5802.0, 6455.0, 8927.0, 10458.0, 54476.0, 57497.0, 84628.0
GO:0005694	CC	e	chromosome	26/1844	198/29107	0.000373376	5	26	0.0128266	2016.0, 5430.0, 7156.0, 7862.0, 8568.0, 9149.0, 9401.0, 10785.0, 10849.0, 23067.0, 23246.0, 23466.0, 23481.0, 23774.0, 25885.0, 26155.0, 55968.0, 79080.0, 79831.0, 83743.0, 84289.0, 93426.0, 116447.0, 200424.0, 339230.0, 387893.0
GO:0030123	CC	e	AP-3 adaptor complex	4/1844	7/29107	0.000481201	4	4	0.0159069	8943.0, 10239.0, 23339.0, 57617.0
GO:0030897	CC	e	HOPS complex	4/1844	7/29107	0.000481201	3	4	0.0159069	23339.0, 55823.0, 57617.0, 64601.0
GO:0035097	CC	e	histone methyltransferase complex	7/1844	24/29107	0.000537866	5	7	0.0172595	3054.0, 4221.0, 8085.0, 9739.0, 11091.0, 23054.0, 23067.0
GO:0000812	CC	e	Swr1 complex	5/1844	12/29107	0.000551674	6	5	0.0172595	8295.0, 10847.0, 10856.0, 55929.0, 57634.0
GO:0071564	CC	e	npBAF complex	5/1844	12/29107	0.000551674	5	5	0.0172595	6597.0, 6598.0, 6601.0, 6602.0, 6604.0
GO:0048786	CC	e	presynaptic active zone	9/1844	39/29107	0.000602519	2	9	0.0185044	134.0, 135.0, 5864.0, 8497.0, 8541.0, 8927.0, 10211.0, 84446.0, 140730.0
GO:0016363	CC	e	nuclear matrix	17/1844	111/29107	0.000612589	2	17	0.0185044	1072.0, 1609.0, 1788.0, 1822.0, 4152.0, 4221.0, 4968.0, 5119.0, 5590.0, 9612.0, 10296.0, 10856.0, 22880.0, 26993.0, 57731.0, 80139.0, 84148.0
GO:0030496	CC	e	midbody	23/1844	171/29107	0.000686975	2	23	0.0203997	2664.0, 3619.0, 5300.0, 5347.0, 9600.0, 9727.0, 10297.0, 10300.0, 11336.0, 23170.0, 26073.0, 26240.0, 27183.0, 54434.0, 54784.0, 55226.0, 55262.0, 57026.0, 57787.0, 58525.0, 79720.0, 115098.0, 201163.0
GO:0032580	CC	e	Golgi cisterna membrane	15/1844	93/29107	0.00072365	4	15	0.0210871	2801.0, 2802.0, 6487.0, 8703.0, 8704.0, 9600.0, 11285.0, 51172.0, 54480.0, 64090.0, 89792.0, 124583.0, 126792.0, 283358.0, 338707.0
GO:0098839	CC	e	postsynaptic density membrane	9/1844	40/29107	0.000734199	6	9	0.0210871	491.0, 747.0, 2905.0, 10280.0, 27092.0, 59284.0, 64130.0, 80758.0, 112476.0
GO:0005884	CC	e	actin filament	14/1844	84/29107	0.000769648	6	14	0.0217488	71.0, 87.0, 1613.0, 2011.0, 2039.0, 6714.0, 9093.0, 10297.0, 10634.0, 11151.0, 11344.0, 28988.0, 57617.0, 57731.0
GO:0045171	CC	e	intercellular bridge	13/1844	75/29107	0.000801756	2	13	0.0222964	14.0, 1639.0, 9094.0, 9727.0, 10297.0, 11021.0, 11188.0, 26240.0, 65263.0, 79650.0, 84628.0, 84861.0, 252839.0
GO:0042734	CC	e	presynaptic membrane	11/1844	58/29107	0.000919431	5	11	0.0251694	322.0, 2550.0, 9751.0, 11336.0, 22859.0, 55361.0, 57555.0, 57706.0, 84966.0, 94030.0, 112476.0
GO:0005783	CC	e	endoplasmic reticulum	92/1844	1036/29107	0.00112168	5	92	0.0297756	134.0, 322.0, 478.0, 1384.0, 1565.0, 2137.0, 2261.0, 2629.0, 2781.0, 2826.0, 2907.0, 3767.0, 5045.0, 5310.0, 5605.0, 5664.0, 6253.0, 6548.0, 6721.0, 6786.0, 6892.0, 7448.0, 7466.0, 8372.0, 9001.0, 9024.0, 9088.0, 9091.0, 9390.0, 9409.0, 9491.0, 9911.0, 9914.0, 9919.0, 10058.0, 10273.0, 10280.0, 10347.0, 10525.0, 10536.0, 10554.0, 10715.0, 10841.0, 10908.0, 10999.0, 11253.0, 11282.0, 22937.0, 2301…
GO:0019005	CC	e	SCF ubiquitin ligase complex	11/1844	60/29107	0.00123214	6	11	0.0322195	899.0, 26233.0, 26270.0, 54461.0, 54620.0, 55101.0, 79176.0, 80028.0, 93611.0, 144699.0, 146330.0
GO:0010008	CC	e	endosome membrane	27/1844	227/29107	0.00148771	6	27	0.0383303	527.0, 537.0, 1185.0, 5045.0, 7317.0, 8906.0, 8943.0, 9114.0, 10057.0, 11021.0, 11230.0, 23163.0, 23207.0, 23221.0, 23396.0, 27183.0, 51271.0, 55048.0, 55697.0, 64137.0, 79720.0, 80772.0, 84292.0, 148022.0, 155066.0, 155382.0, 376267.0
GO:0008091	CC	e	spectrin	4/1844	9/29107	0.00156281	2	4	0.0386172	6710.0, 6711.0, 6712.0, 57731.0
GO:0070776	CC	e	MOZ/MORF histone acetyltransferase complex	4/1844	9/29107	0.00156281	8	4	0.0386172	7862.0, 23774.0, 27154.0, 84289.0
GO:0043198	CC	e	dendritic shaft	8/1844	36/29107	0.00156497	2	8	0.0386172	4130.0, 4355.0, 5664.0, 10458.0, 11178.0, 65078.0, 84623.0, 124925.0
GO:0030673	CC	e	axolemma	5/1844	15/29107	0.00178226	6	5	0.0433683	134.0, 135.0, 3767.0, 4137.0, 6711.0
GO:0005795	CC	e	Golgi stack	8/1844	37/29107	0.00188726	4	8	0.0452943	8720.0, 8729.0, 11282.0, 25999.0, 53349.0, 55968.0, 57574.0, 92979.0
GO:0005759	CC	e	mitochondrial matrix	40/1844	381/29107	0.00194249	5	40	0.0459899	50.0, 402.0, 513.0, 622.0, 3029.0, 4191.0, 4833.0, 4968.0, 5164.0, 5831.0, 6821.0, 7084.0, 7156.0, 9093.0, 10131.0, 10295.0, 10469.0, 10531.0, 10922.0, 23410.0, 25828.0, 26024.0, 26073.0, 26284.0, 26995.0, 27349.0, 51025.0, 51102.0, 54938.0, 55178.0, 55739.0, 57805.0, 60314.0, 79922.0, 80324.0, 80347.0, 90480.0, 124454.0, 285367.0, 339983.0
GO:0030687	CC	e	preribosome, large subunit precursor	6/1844	22/29107	0.00198147	4	6	0.046287	8568.0, 23246.0, 23481.0, 54663.0, 56342.0, 84261.0
GO:0005615	CC	p	extracellular space	77/1844	1708/29107	0.0010304	2	77	0.0277731	21.0, 43.0, 71.0, 87.0, 226.0, 268.0, 575.0, 955.0, 1072.0, 1101.0, 1152.0, 1636.0, 2161.0, 2783.0, 2797.0, 2817.0, 3083.0, 3623.0, 4204.0, 4282.0, 4353.0, 4681.0, 5155.0, 5199.0, 5623.0, 5646.0, 5817.0, 6376.0, 6597.0, 6712.0, 7066.0, 7425.0, 7448.0, 7477.0, 8425.0, 8646.0, 9478.0, 9542.0, 10501.0, 10637.0, 11093.0, 23659.0, 23769.0, 27344.0, 50509.0, 57643.0, 57727.0, 58189.0, 64131.0, 64838.0,…
GO:0005515	MF	e	protein binding	1244/1844	12418/29107	9.7602e-109	2	1244	4.31108e-105	14.0, 29.0, 41.0, 43.0, 53.0, 71.0, 87.0, 112.0, 118.0, 134.0, 135.0, 152.0, 156.0, 160.0, 161.0, 162.0, 166.0, 191.0, 226.0, 230.0, 271.0, 314.0, 321.0, 322.0, 326.0, 327.0, 357.0, 381.0, 396.0, 402.0, 408.0, 478.0, 482.0, 487.0, 491.0, 513.0, 516.0, 527.0, 537.0, 547.0, 572.0, 575.0, 576.0, 605.0, 610.0, 613.0, 738.0, 747.0, 752.0, 773.0, 782.0, 808.0, 823.0, 826.0, 863.0, 896.0, 899.0, 997.0, …
GO:0005524	MF	e	ATP binding	184/1844	1458/29107	1.57912e-19	8	184	3.48749e-16	16.0, 21.0, 71.0, 109.0, 112.0, 156.0, 478.0, 487.0, 491.0, 513.0, 537.0, 547.0, 613.0, 997.0, 1025.0, 1107.0, 1152.0, 1185.0, 1453.0, 1455.0, 1609.0, 1613.0, 1659.0, 1981.0, 2011.0, 2048.0, 2049.0, 2068.0, 2071.0, 2193.0, 2261.0, 2475.0, 2580.0, 2870.0, 2931.0, 2937.0, 2987.0, 3508.0, 3706.0, 3767.0, 3795.0, 3835.0, 3984.0, 4141.0, 4145.0, 4294.0, 4486.0, 4597.0, 4833.0, 4882.0, 5026.0, 5127.0, …
GO:0046872	MF	e	metal ion binding	227/1844	2297/29107	9.00085e-12	4	227	1.32523e-08	109.0, 112.0, 271.0, 478.0, 491.0, 747.0, 773.0, 863.0, 1609.0, 1788.0, 1819.0, 2068.0, 2137.0, 2767.0, 2775.0, 2781.0, 3029.0, 3104.0, 3163.0, 3614.0, 3675.0, 3704.0, 3750.0, 3927.0, 3984.0, 4004.0, 4150.0, 4353.0, 4519.0, 4723.0, 4833.0, 4862.0, 5045.0, 5141.0, 5198.0, 5214.0, 5252.0, 5372.0, 5430.0, 5496.0, 5499.0, 5536.0, 5590.0, 5605.0, 6297.0, 6942.0, 7016.0, 7064.0, 7564.0, 7625.0, 7701.0,…
GO:0003723	MF	e	RNA binding	150/1844	1389/29107	1.22215e-10	4	150	1.34956e-07	118.0, 226.0, 327.0, 1107.0, 1659.0, 1819.0, 1981.0, 2011.0, 2193.0, 2194.0, 2962.0, 3276.0, 3508.0, 3614.0, 4035.0, 4137.0, 4150.0, 4191.0, 4204.0, 4839.0, 4858.0, 5430.0, 5536.0, 5905.0, 6182.0, 6183.0, 6499.0, 6597.0, 6711.0, 6829.0, 6830.0, 6942.0, 6949.0, 7317.0, 7329.0, 7332.0, 7343.0, 7625.0, 7916.0, 8402.0, 8568.0, 8570.0, 8721.0, 8971.0, 9136.0, 9277.0, 9513.0, 9739.0, 9811.0, 9875.0, 98…
GO:0003714	MF	e	transcription corepressor activity	36/1844	186/29107	1.66618e-09	3	36	1.22658e-06	166.0, 863.0, 1387.0, 1487.0, 1788.0, 1822.0, 4204.0, 4294.0, 4665.0, 5195.0, 6597.0, 7290.0, 8535.0, 8841.0, 9612.0, 9759.0, 10514.0, 10589.0, 10856.0, 22980.0, 23309.0, 26145.0, 26155.0, 50943.0, 51684.0, 54531.0, 55809.0, 55929.0, 57727.0, 57761.0, 79039.0, 84215.0, 115950.0, 161882.0, 283248.0, 387893.0
GO:0003677	MF	e	DNA binding	104/1844	921/29107	1.20352e-08	4	104	7.59422e-06	1025.0, 1107.0, 1408.0, 1677.0, 1788.0, 2071.0, 2649.0, 2962.0, 2975.0, 3159.0, 3508.0, 3614.0, 3835.0, 4137.0, 4152.0, 4204.0, 4798.0, 4862.0, 5252.0, 5426.0, 5428.0, 5430.0, 5434.0, 6047.0, 6597.0, 6598.0, 6621.0, 6830.0, 6874.0, 6878.0, 6919.0, 6942.0, 7156.0, 7862.0, 8085.0, 8242.0, 8438.0, 8570.0, 8629.0, 8721.0, 8861.0, 9203.0, 9278.0, 9612.0, 10075.0, 10084.0, 10113.0, 10589.0, 10847.0, 22…
GO:0004674	MF	e	protein serine/threonine kinase activity	55/1844	396/29107	5.49914e-08	6	55	3.03622e-05	613.0, 1025.0, 1453.0, 1455.0, 1613.0, 2011.0, 2475.0, 2580.0, 2931.0, 3984.0, 4294.0, 5127.0, 5261.0, 5347.0, 5566.0, 5590.0, 5595.0, 5605.0, 6046.0, 6794.0, 7016.0, 7786.0, 8408.0, 8558.0, 9024.0, 9088.0, 9149.0, 9344.0, 9578.0, 10290.0, 10295.0, 10494.0, 10922.0, 22983.0, 23031.0, 23139.0, 23178.0, 23552.0, 56924.0, 57787.0, 65268.0, 79705.0, 83694.0, 83931.0, 84446.0, 84630.0, 90956.0, 114783…
GO:0044877	MF	e	protein-containing complex binding	51/1844	361/29107	8.31839e-08	2	51	4.08248e-05	135.0, 160.0, 322.0, 1141.0, 1813.0, 2048.0, 2783.0, 2902.0, 3265.0, 3623.0, 3914.0, 4035.0, 4519.0, 4524.0, 5050.0, 5190.0, 5214.0, 5536.0, 5590.0, 6711.0, 7067.0, 7391.0, 8408.0, 8517.0, 8775.0, 9114.0, 9578.0, 9612.0, 9810.0, 9825.0, 9862.0, 22937.0, 23163.0, 23510.0, 23542.0, 25828.0, 27183.0, 28964.0, 29888.0, 50632.0, 57521.0, 58525.0, 65057.0, 65078.0, 80758.0, 83667.0, 85456.0, 122953.0, …
GO:0003682	MF	e	chromatin binding	56/1844	418/29107	1.33516e-07	2	56	5.89742e-05	322.0, 326.0, 1025.0, 1387.0, 1487.0, 1788.0, 3054.0, 3159.0, 4152.0, 4204.0, 4221.0, 4335.0, 4353.0, 5089.0, 5252.0, 5426.0, 5428.0, 5914.0, 6046.0, 6602.0, 6604.0, 6829.0, 6839.0, 7343.0, 8535.0, 8841.0, 8861.0, 9612.0, 10036.0, 22880.0, 22907.0, 22955.0, 23054.0, 23125.0, 23309.0, 23476.0, 25885.0, 25988.0, 26013.0, 26155.0, 27043.0, 56917.0, 57585.0, 57634.0, 57680.0, 57727.0, 79831.0, 83743.…
GO:0008134	MF	e	transcription factor binding	33/1844	193/29107	1.75356e-07	3	33	7.04133e-05	118.0, 322.0, 408.0, 1387.0, 1487.0, 1788.0, 2962.0, 3159.0, 3508.0, 4665.0, 5089.0, 5798.0, 5914.0, 6047.0, 6597.0, 6604.0, 7067.0, 7329.0, 8841.0, 9739.0, 9759.0, 10514.0, 22984.0, 23082.0, 27043.0, 50855.0, 51085.0, 51684.0, 55588.0, 84148.0, 115950.0, 161882.0, 219541.0
GO:0031267	MF	e	small GTPase binding	40/1844	259/29107	2.01461e-07	5	40	7.41545e-05	396.0, 537.0, 752.0, 1613.0, 1855.0, 2622.0, 2664.0, 3706.0, 5830.0, 5875.0, 5905.0, 7249.0, 8408.0, 9578.0, 9727.0, 9827.0, 9853.0, 9905.0, 10204.0, 10811.0, 23163.0, 23214.0, 23299.0, 23380.0, 23647.0, 26056.0, 27352.0, 29098.0, 30000.0, 50855.0, 54662.0, 55654.0, 56848.0, 57706.0, 79803.0, 85369.0, 92558.0, 128637.0, 140730.0, 253980.0
GO:0106310	MF	e	protein serine kinase activity	49/1844	359/29107	4.99065e-07	6	49	0.000159811	613.0, 1025.0, 1453.0, 1455.0, 1613.0, 2011.0, 2475.0, 2580.0, 2931.0, 3984.0, 4294.0, 5127.0, 5347.0, 5566.0, 5590.0, 5595.0, 5605.0, 6794.0, 7016.0, 7786.0, 8408.0, 8558.0, 9024.0, 9088.0, 9149.0, 9344.0, 9578.0, 10290.0, 10494.0, 22983.0, 23031.0, 23139.0, 23178.0, 23552.0, 56924.0, 57787.0, 65268.0, 79705.0, 83694.0, 83931.0, 84446.0, 84630.0, 114783.0, 139728.0, 140901.0, 167359.0, 282974.0,…
GO:0008270	MF	e	zinc ion binding	89/1844	810/29107	5.06534e-07	6	89	0.000159811	16.0, 326.0, 766.0, 1107.0, 1387.0, 1397.0, 1636.0, 1840.0, 2063.0, 2592.0, 2649.0, 3508.0, 4152.0, 4351.0, 5119.0, 5426.0, 5875.0, 5914.0, 6047.0, 6256.0, 6257.0, 6497.0, 6687.0, 6839.0, 6919.0, 7067.0, 7156.0, 7732.0, 8078.0, 8193.0, 8242.0, 8566.0, 8924.0, 9203.0, 9572.0, 9682.0, 9759.0, 10531.0, 10612.0, 10868.0, 10893.0, 10898.0, 10919.0, 11093.0, 22880.0, 22992.0, 23217.0, 23326.0, 23352.0,…
GO:0003713	MF	e	transcription coactivator activity	36/1844	232/29107	8.23974e-07	3	36	0.000242633	322.0, 408.0, 1387.0, 1840.0, 3054.0, 3159.0, 6597.0, 6598.0, 6601.0, 6602.0, 6604.0, 6878.0, 7332.0, 8085.0, 8721.0, 8864.0, 9149.0, 9862.0, 10025.0, 10084.0, 10474.0, 10498.0, 10589.0, 10847.0, 23054.0, 23125.0, 23326.0, 23476.0, 23558.0, 55809.0, 56970.0, 57178.0, 57591.0, 64210.0, 84969.0, 115098.0
GO:0048156	MF	e	tau protein binding	13/1844	45/29107	2.7312e-06	4	13	0.000709629	322.0, 1639.0, 2011.0, 2931.0, 4130.0, 5300.0, 5536.0, 9024.0, 9344.0, 10273.0, 57787.0, 84446.0, 84630.0
GO:0050321	MF	e	tau-protein kinase activity	9/1844	22/29107	3.76675e-06	6	9	0.00092432	1453.0, 2011.0, 2931.0, 5261.0, 9024.0, 9344.0, 57787.0, 84446.0, 84630.0
GO:0016887	MF	e	ATP hydrolysis activity	37/1844	264/29107	5.46612e-06	7	37	0.00127073	21.0, 478.0, 487.0, 491.0, 547.0, 1107.0, 1659.0, 2068.0, 2071.0, 3508.0, 3835.0, 5190.0, 5524.0, 8438.0, 9401.0, 9914.0, 10058.0, 10847.0, 10856.0, 22880.0, 22907.0, 23046.0, 23400.0, 26038.0, 27183.0, 51428.0, 51750.0, 54555.0, 57576.0, 57647.0, 57680.0, 64137.0, 79039.0, 81570.0, 90990.0, 113220.0, 317781.0
GO:0005096	MF	e	GTPase activator activity	36/1844	256/29107	6.97918e-06	5	36	0.00154135	29.0, 396.0, 408.0, 613.0, 2664.0, 4943.0, 5905.0, 6904.0, 7249.0, 8131.0, 8498.0, 9905.0, 10113.0, 11033.0, 23108.0, 23380.0, 23616.0, 25771.0, 26000.0, 27352.0, 28964.0, 51291.0, 54662.0, 55633.0, 80728.0, 83874.0, 84364.0, 116983.0, 116987.0, 116988.0, 119016.0, 125058.0, 128637.0, 153090.0, 201163.0, 414189.0
GO:0030374	MF	e	nuclear receptor coactivator activity	14/1844	56/29107	7.43301e-06	4	14	0.00156341	87.0, 3159.0, 6047.0, 9862.0, 10474.0, 10498.0, 23054.0, 23082.0, 23326.0, 55809.0, 56970.0, 57178.0, 57805.0, 83637.0
GO:0019901	MF	e	protein kinase binding	55/1844	470/29107	1.33481e-05	5	55	0.00267993	112.0, 160.0, 161.0, 162.0, 396.0, 572.0, 808.0, 896.0, 1025.0, 1408.0, 1639.0, 1855.0, 1917.0, 2475.0, 2801.0, 4137.0, 5310.0, 5347.0, 5566.0, 5590.0, 5881.0, 5883.0, 6497.0, 7016.0, 7391.0, 7786.0, 9024.0, 9093.0, 9759.0, 10131.0, 11140.0, 11188.0, 11190.0, 23221.0, 23542.0, 25759.0, 25930.0, 51684.0, 54461.0, 54776.0, 55011.0, 55128.0, 57521.0, 57761.0, 79706.0, 84446.0, 85369.0, 112755.0, 114…
GO:0031434	MF	e	mitogen-activated protein kinase kinase binding	6/1844	11/29107	2.24566e-05	6	6	0.00431265	1636.0, 5300.0, 9344.0, 9479.0, 57761.0, 153090.0
GO:0031625	MF	e	ubiquitin protein ligase binding	38/1844	296/29107	3.37211e-05	5	38	0.00620609	71.0, 322.0, 408.0, 527.0, 1152.0, 1840.0, 2821.0, 3757.0, 4157.0, 5430.0, 5566.0, 5905.0, 6497.0, 6714.0, 6923.0, 7332.0, 7466.0, 7917.0, 8517.0, 8924.0, 9682.0, 9810.0, 9820.0, 9927.0, 10273.0, 22888.0, 23640.0, 51619.0, 54472.0, 55611.0, 55626.0, 57761.0, 84557.0, 85409.0, 92714.0, 118424.0, 155061.0, 199720.0
GO:0000049	MF	e	tRNA binding	15/1844	72/29107	3.74012e-05	5	15	0.00660804	16.0, 2193.0, 3508.0, 4141.0, 23587.0, 26024.0, 54938.0, 55226.0, 55621.0, 55687.0, 60678.0, 80324.0, 90353.0, 124454.0, 348180.0
GO:0003712	MF	e	transcription coregulator activity	21/1844	127/29107	4.80297e-05	2	21	0.00815952	3159.0, 4665.0, 6598.0, 6602.0, 6604.0, 8193.0, 8295.0, 8861.0, 9862.0, 22992.0, 23125.0, 23476.0, 51586.0, 54620.0, 55090.0, 55588.0, 84148.0, 84717.0, 115950.0, 219541.0, 284358.0
GO:0008022	MF	e	protein C-terminus binding	27/1844	189/29107	6.78332e-05	3	27	0.0107007	160.0, 1487.0, 1613.0, 2068.0, 2071.0, 3265.0, 3767.0, 4987.0, 5190.0, 5430.0, 5864.0, 6455.0, 6714.0, 6721.0, 7016.0, 9409.0, 10458.0, 10567.0, 10612.0, 11151.0, 11190.0, 23119.0, 27183.0, 28988.0, 57466.0, 84759.0, 85358.0
GO:0004842	MF	e	ubiquitin-protein transferase activity	31/1844	230/29107	9.73112e-05	4	31	0.0148215	997.0, 6047.0, 7332.0, 9040.0, 9148.0, 9810.0, 10075.0, 10273.0, 10296.0, 23295.0, 23352.0, 26233.0, 26262.0, 27338.0, 27339.0, 51619.0, 55128.0, 55743.0, 57574.0, 63891.0, 63893.0, 64320.0, 64777.0, 84231.0, 84937.0, 142678.0, 144699.0, 149603.0, 253980.0, 283450.0, 727800.0
GO:0061630	MF	e	ubiquitin protein ligase activity	37/1844	302/29107	0.000117581	5	37	0.0164526	1840.0, 7732.0, 8924.0, 9148.0, 9862.0, 10075.0, 10273.0, 10296.0, 10612.0, 23295.0, 23352.0, 26145.0, 26270.0, 27339.0, 51665.0, 54476.0, 55128.0, 55298.0, 55658.0, 55743.0, 55823.0, 57617.0, 63893.0, 64320.0, 64777.0, 79102.0, 81559.0, 84461.0, 84900.0, 84937.0, 93611.0, 142678.0, 149603.0, 196403.0, 246330.0, 344558.0, 727800.0
GO:0001222	MF	e	transcription corepressor binding	9/1844	32/29107	0.000119195	5	9	0.0164526	1487.0, 5252.0, 8841.0, 8864.0, 9572.0, 10919.0, 23625.0, 51341.0, 58525.0
GO:0071889	MF	e	14-3-3 protein binding	9/1844	32/29107	0.000119195	3	9	0.0164526	572.0, 5590.0, 25771.0, 55633.0, 57521.0, 79567.0, 84861.0, 153090.0, 221937.0
GO:0042393	MF	e	histone binding	24/1844	166/29107	0.000149951	3	24	0.0200708	322.0, 326.0, 6601.0, 6830.0, 7290.0, 7862.0, 8085.0, 8193.0, 10847.0, 11091.0, 22955.0, 23038.0, 23774.0, 25988.0, 26013.0, 26155.0, 27154.0, 55011.0, 57680.0, 83743.0, 83746.0, 84148.0, 84656.0, 90780.0
GO:0051864	MF	e	histone H3-methyl-lysine-36 demethylase activity	5/1844	10/29107	0.000195398	5	5	0.0250724	9682.0, 22992.0, 23030.0, 79697.0, 79831.0
GO:0043021	MF	e	ribonucleoprotein complex binding	9/1844	34/29107	0.000198672	3	9	0.0250724	5499.0, 10084.0, 10421.0, 23246.0, 23481.0, 26121.0, 50628.0, 60678.0, 92609.0
GO:0008017	MF	e	microtubule binding	32/1844	255/29107	0.000232081	5	32	0.0284751	547.0, 1639.0, 2597.0, 2622.0, 2801.0, 3835.0, 4130.0, 4137.0, 4968.0, 5195.0, 5347.0, 5536.0, 10297.0, 10300.0, 10634.0, 10841.0, 11178.0, 22983.0, 23046.0, 23139.0, 23281.0, 25999.0, 51308.0, 55083.0, 55201.0, 57576.0, 57787.0, 79187.0, 84557.0, 85378.0, 90990.0, 113220.0
GO:0042802	MF	e	identical protein binding	130/1844	1495/29107	0.000249322	3	130	0.0297637	71.0, 135.0, 191.0, 226.0, 321.0, 326.0, 327.0, 547.0, 610.0, 1415.0, 1487.0, 1613.0, 1659.0, 1677.0, 1788.0, 1813.0, 1855.0, 1981.0, 2048.0, 2194.0, 2261.0, 2475.0, 2597.0, 2801.0, 2937.0, 3054.0, 3104.0, 3276.0, 3508.0, 3704.0, 3757.0, 4097.0, 4137.0, 4282.0, 4665.0, 4681.0, 4882.0, 5050.0, 5119.0, 5155.0, 5195.0, 5214.0, 5252.0, 5347.0, 5362.0, 5413.0, 5536.0, 5595.0, 5831.0, 6047.0, 6256.0, 6…
GO:0097110	MF	e	scaffold protein binding	13/1844	67/29107	0.000257423	3	13	0.029922	3757.0, 4842.0, 5595.0, 5605.0, 6714.0, 6949.0, 7343.0, 8912.0, 10458.0, 11140.0, 23192.0, 54413.0, 85358.0
GO:0019904	MF	e	protein domain specific binding	31/1844	245/29107	0.000285547	3	31	0.03234	808.0, 1487.0, 1677.0, 1822.0, 2475.0, 2962.0, 3675.0, 4204.0, 5119.0, 5310.0, 5566.0, 5914.0, 6497.0, 7067.0, 8517.0, 9146.0, 10474.0, 11190.0, 23357.0, 23647.0, 27183.0, 28988.0, 50649.0, 50861.0, 55823.0, 58506.0, 64130.0, 64375.0, 81559.0, 112755.0, 253980.0
GO:0030276	MF	e	clathrin binding	10/1844	44/29107	0.000345801	3	10	0.0381851	162.0, 2580.0, 6861.0, 9066.0, 10043.0, 29924.0, 84258.0, 91683.0, 122616.0, 146691.0
GO:0004984	MF	p	olfactory receptor activity	1/1844	399/29107	2.61781e-10	4	1	2.31257e-07	338755.0
GO:1903231	MF	p	mRNA binding involved in posttranscriptional gene silencing	1/1844	253/29107	1.75698e-06	6	1	0.000485037	406924.0
GO:0004930	MF	p	G protein-coupled receptor activity	20/1844	684/29107	6.43272e-05	4	20	0.0105235	152.0, 575.0, 576.0, 1813.0, 1951.0, 2532.0, 2826.0, 2859.0, 3061.0, 4157.0, 4987.0, 9170.0, 11250.0, 11251.0, 22859.0, 25960.0, 54328.0, 84435.0, 338755.0, 387509.0
