## Supplementary material for "Transcriptional and genetic sex differences for schizophrenia across the dorsolateral prefrontal cortex, hippocampus, and caudate nucleus": Data S4: GO_analysis_module_white.xlsx

### Sheet: Sheet1
GO	NS	enrichment	name	ratio_in_study	ratio_in_pop	p_uncorrected	depth	study_count	p_fdr_bh	study_items
GO:0019439	BP	e	aromatic compound catabolic process	3/207	4/29107	1.41064e-06	4	3	0.0174947	5444.0, 5445.0, 5446.0
GO:0042311	BP	e	vasodilation	5/207	35/29107	4.7298e-06	7	5	0.0293295	183.0, 348.0, 1910.0, 1956.0, 2697.0
GO:0006811	BP	e	ion transport	7/207	99/29107	7.11473e-06	4	7	0.0294123	3782.0, 6506.0, 6507.0, 6565.0, 9071.0, 23209.0, 83733.0
GO:0005886	CC	e	plasma membrane	67/207	4502/29107	1.46001e-09	3	67	2.55794e-06	117.0, 120.0, 348.0, 355.0, 361.0, 394.0, 477.0, 658.0, 952.0, 1901.0, 1910.0, 1956.0, 2565.0, 2697.0, 2824.0, 3709.0, 3782.0, 4082.0, 4163.0, 4257.0, 4534.0, 4907.0, 4915.0, 5028.0, 5445.0, 5654.0, 5764.0, 5803.0, 6284.0, 6383.0, 6506.0, 6507.0, 6563.0, 6565.0, 7099.0, 8601.0, 8613.0, 8671.0, 9071.0, 9843.0, 10082.0, 10936.0, 10979.0, 11031.0, 22836.0, 23118.0, 23209.0, 23418.0, 23620.0, 23657.0…
GO:0009986	CC	e	cell surface	19/207	581/29107	4.12508e-08	2	19	3.61357e-05	117.0, 355.0, 952.0, 1956.0, 4693.0, 4907.0, 5028.0, 5764.0, 6383.0, 6506.0, 6507.0, 7099.0, 8671.0, 10082.0, 10979.0, 23657.0, 56034.0, 58494.0, 84059.0
GO:0005887	CC	e	integral component of plasma membrane	27/207	1413/29107	3.0433e-06	4	27	0.00177728	117.0, 361.0, 658.0, 1910.0, 1956.0, 2565.0, 2697.0, 4915.0, 5028.0, 5098.0, 5803.0, 6506.0, 6507.0, 6563.0, 6565.0, 7099.0, 7107.0, 8613.0, 8671.0, 10936.0, 23554.0, 23620.0, 55540.0, 58494.0, 84133.0, 117531.0, 147495.0
GO:0016323	CC	e	basolateral plasma membrane	9/207	228/29107	3.99911e-05	4	9	0.0173626	361.0, 952.0, 1956.0, 5028.0, 6563.0, 8613.0, 8671.0, 9843.0, 23209.0
GO:0036186	CC	e	early phagosome membrane	2/207	2/29107	5.03336e-05	8	2	0.0173626	11031.0, 55198.0
GO:0045121	CC	e	membrane raft	9/207	240/29107	5.94609e-05	4	9	0.0173626	355.0, 1901.0, 1910.0, 1956.0, 2697.0, 2824.0, 6506.0, 8613.0, 23209.0
GO:0005829	CC	e	cytosol	61/207	5293/29107	8.59487e-05	2	61	0.0215117	120.0, 183.0, 216.0, 355.0, 394.0, 501.0, 583.0, 596.0, 641.0, 788.0, 1809.0, 2139.0, 2737.0, 3174.0, 3176.0, 3437.0, 4086.0, 4163.0, 4281.0, 4534.0, 4604.0, 4907.0, 4915.0, 5080.0, 5346.0, 5375.0, 5507.0, 5654.0, 6284.0, 6657.0, 6717.0, 7159.0, 7274.0, 8139.0, 8424.0, 8644.0, 10247.0, 10804.0, 10979.0, 11031.0, 22836.0, 22989.0, 23118.0, 23209.0, 25897.0, 26207.0, 27230.0, 29968.0, 51053.0, 5126…
GO:0005737	CC	e	cytoplasm	55/207	4724/29107	0.000137874	2	55	0.0292568	216.0, 348.0, 361.0, 394.0, 477.0, 596.0, 641.0, 767.0, 1901.0, 1956.0, 2660.0, 2697.0, 2737.0, 2746.0, 3176.0, 3400.0, 3437.0, 3782.0, 4082.0, 4086.0, 4163.0, 4493.0, 4534.0, 5080.0, 5375.0, 6284.0, 6657.0, 6717.0, 7099.0, 7159.0, 8139.0, 8601.0, 8644.0, 9071.0, 10247.0, 10979.0, 23209.0, 23328.0, 25897.0, 26207.0, 26610.0, 29968.0, 51053.0, 55589.0, 55785.0, 79148.0, 80763.0, 81624.0, 84059.0, …
GO:0098796	CC	e	membrane protein complex	2/207	3/29107	0.000150292	2	2	0.0292568	6506.0, 6507.0
GO:0005515	MF	e	protein binding	131/207	12418/29107	2.91849e-09	2	131	1.2891e-05	33.0, 117.0, 183.0, 216.0, 348.0, 355.0, 361.0, 394.0, 477.0, 501.0, 583.0, 596.0, 641.0, 658.0, 767.0, 788.0, 1462.0, 1809.0, 1901.0, 1910.0, 1956.0, 2018.0, 2139.0, 2565.0, 2628.0, 2660.0, 2697.0, 2737.0, 2746.0, 3400.0, 3437.0, 4086.0, 4163.0, 4257.0, 4281.0, 4493.0, 4534.0, 4604.0, 4693.0, 4907.0, 4915.0, 5028.0, 5080.0, 5346.0, 5375.0, 5454.0, 5507.0, 5509.0, 5654.0, 5764.0, 5803.0, 6284.0, …
GO:0042802	MF	e	identical protein binding	33/207	1495/29107	7.04183e-09	3	33	1.55519e-05	33.0, 348.0, 355.0, 596.0, 641.0, 952.0, 1622.0, 1809.0, 1956.0, 2660.0, 2746.0, 3437.0, 4082.0, 4086.0, 4257.0, 4281.0, 5445.0, 5454.0, 5654.0, 6374.0, 6383.0, 7099.0, 7159.0, 8424.0, 8671.0, 9071.0, 10247.0, 23209.0, 29968.0, 55198.0, 79047.0, 147495.0, 163071.0
GO:0102007	MF	e	acyl-L-homoserine-lactone lactonohydrolase activity	3/207	3/29107	3.54523e-07	6	3	0.000521975	5444.0, 5445.0, 5446.0
GO:0004064	MF	e	arylesterase activity	3/207	6/29107	6.97925e-06	5	3	0.00770684	5444.0, 5445.0, 5446.0
GO:0042803	MF	e	protein homodimerization activity	16/207	671/29107	2.73192e-05	4	16	0.0241337	348.0, 596.0, 641.0, 2660.0, 4281.0, 4693.0, 4915.0, 5444.0, 5446.0, 6284.0, 53342.0, 55198.0, 55553.0, 56034.0, 133686.0, 387758.0
GO:0004063	MF	e	aryldialkylphosphatase activity	2/207	2/29107	5.03336e-05	6	2	0.0370539	5444.0, 5446.0
