## Supplementary material for "Transcriptional and genetic sex differences for schizophrenia across the dorsolateral prefrontal cortex, hippocampus, and caudate nucleus": Data S4: GO_analysis_module_yellow.xlsx

### Sheet: Sheet1
GO	NS	enrichment	name	ratio_in_study	ratio_in_pop	p_uncorrected	depth	study_count	p_fdr_bh	study_items
GO:0000398	BP	e	mRNA splicing, via spliceosome	39/868	180/29107	1.34124e-22	11	39	1.6634e-18	3178.0, 3181.0, 3189.0, 3190.0, 3192.0, 4116.0, 4236.0, 4670.0, 5356.0, 6427.0, 6428.0, 6431.0, 6434.0, 6635.0, 6637.0, 6936.0, 8683.0, 8899.0, 9879.0, 10236.0, 10772.0, 11157.0, 23398.0, 23451.0, 23517.0, 25949.0, 27316.0, 29896.0, 51163.0, 51639.0, 51691.0, 53938.0, 55110.0, 55285.0, 55660.0, 57721.0, 84950.0, 84991.0, 143884.0
GO:0008380	BP	e	RNA splicing	27/868	168/29107	9.90746e-13	8	27	6.14361e-09	1665.0, 3189.0, 4116.0, 6421.0, 6427.0, 6637.0, 6651.0, 8899.0, 9295.0, 9360.0, 9584.0, 9589.0, 9984.0, 9991.0, 11157.0, 23435.0, 23451.0, 51574.0, 51747.0, 55110.0, 55119.0, 57187.0, 84081.0, 140890.0, 151987.0, 154007.0, 284695.0
GO:0051301	BP	e	cell division	37/868	350/29107	3.31919e-11	2	37	1.37215e-07	382.0, 904.0, 983.0, 1070.0, 1452.0, 3192.0, 3832.0, 4750.0, 5501.0, 5586.0, 5885.0, 5925.0, 7175.0, 7756.0, 7813.0, 8881.0, 9126.0, 10051.0, 10274.0, 10600.0, 23063.0, 23137.0, 23244.0, 25909.0, 26271.0, 54962.0, 55660.0, 57082.0, 57695.0, 79003.0, 79866.0, 83852.0, 115106.0, 163859.0, 246184.0, 348235.0, 348995.0
GO:0002181	BP	e	cytoplasmic translation	18/868	85/29107	5.4034e-11	8	18	1.67532e-07	6129.0, 6133.0, 6144.0, 6146.0, 6154.0, 6164.0, 6165.0, 6170.0, 6173.0, 6189.0, 6206.0, 6210.0, 6222.0, 6224.0, 6229.0, 6230.0, 6233.0, 200916.0
GO:0006357	BP	e	regulation of transcription by RNA polymerase II	94/868	1598/29107	3.087e-10	10	94	7.65699e-07	571.0, 904.0, 1105.0, 1660.0, 1876.0, 2005.0, 2551.0, 3150.0, 3190.0, 3298.0, 4087.0, 4193.0, 5885.0, 5934.0, 6095.0, 6605.0, 6670.0, 7181.0, 7543.0, 7544.0, 7570.0, 7572.0, 7576.0, 7596.0, 7695.0, 7699.0, 7767.0, 7768.0, 7771.0, 7773.0, 7913.0, 8467.0, 8725.0, 8804.0, 8820.0, 9439.0, 9440.0, 9443.0, 9668.0, 9849.0, 9969.0, 10308.0, 10600.0, 10795.0, 22890.0, 29915.0, 51427.0, 51710.0, 51742.0, 5…
GO:0006412	BP	e	translation	24/868	195/29107	4.84829e-09	7	24	1.00214e-05	1615.0, 6129.0, 6133.0, 6144.0, 6146.0, 6154.0, 6164.0, 6165.0, 6170.0, 6173.0, 6189.0, 6206.0, 6210.0, 6222.0, 6224.0, 6229.0, 6230.0, 6233.0, 9255.0, 9553.0, 28998.0, 51258.0, 64965.0, 92399.0
GO:0006397	BP	e	mRNA processing	22/868	172/29107	1.03231e-08	8	22	1.82896e-05	1665.0, 3181.0, 6421.0, 6427.0, 6651.0, 8683.0, 9295.0, 9584.0, 9589.0, 9984.0, 9991.0, 10236.0, 23435.0, 51574.0, 55119.0, 57187.0, 84081.0, 140890.0, 151987.0, 154007.0, 255967.0, 284695.0
GO:0006364	BP	e	rRNA processing	17/868	116/29107	6.44431e-08	9	17	9.9903e-05	1736.0, 4931.0, 6129.0, 6154.0, 6165.0, 6229.0, 6230.0, 9188.0, 9724.0, 22894.0, 23160.0, 23517.0, 27340.0, 51077.0, 55299.0, 80135.0, 113510.0
GO:0032508	BP	e	DNA duplex unwinding	12/868	67/29107	6.0949e-07	8	12	0.000839877	1105.0, 1654.0, 1660.0, 2963.0, 4361.0, 5965.0, 7486.0, 10973.0, 23064.0, 25788.0, 25913.0, 113510.0
GO:0048024	BP	e	regulation of mRNA splicing, via spliceosome	7/868	19/29107	7.53992e-07	9	7	0.000935101	3190.0, 6428.0, 6651.0, 7072.0, 9584.0, 10772.0, 51574.0
GO:0000381	BP	e	regulation of alternative mRNA splicing, via spliceosome	11/868	60/29107	1.40559e-06	10	11	0.00158474	3178.0, 3192.0, 4116.0, 6427.0, 6431.0, 6434.0, 8087.0, 9589.0, 10179.0, 27316.0, 84081.0
GO:0019827	BP	e	stem cell population maintenance	10/868	53/29107	3.22218e-06	3	10	0.00307396	657.0, 8820.0, 9126.0, 9443.0, 9646.0, 23137.0, 25836.0, 57721.0, 79577.0, 90390.0
GO:0043484	BP	e	regulation of RNA splicing	9/868	43/29107	4.05952e-06	7	9	0.00359616	3189.0, 6434.0, 6651.0, 9991.0, 10137.0, 57396.0, 64863.0, 284695.0, 389677.0
GO:0051028	BP	e	mRNA transport	11/868	70/29107	6.76831e-06	8	11	0.00559604	1070.0, 1660.0, 3178.0, 4116.0, 7514.0, 23165.0, 25909.0, 53371.0, 55110.0, 129401.0, 348995.0
GO:0007049	BP	e	cell cycle	24/868	296/29107	1.06864e-05	2	24	0.00760171	382.0, 904.0, 1452.0, 3192.0, 4750.0, 5501.0, 5586.0, 5928.0, 5934.0, 6477.0, 7813.0, 9589.0, 10668.0, 25909.0, 55660.0, 55749.0, 55787.0, 79577.0, 79866.0, 115426.0, 168451.0, 246184.0, 286826.0, 348995.0
GO:0015031	BP	e	protein transport	27/868	357/29107	1.1033e-05	5	27	0.00760171	689.0, 1070.0, 2665.0, 8723.0, 9117.0, 9525.0, 10015.0, 10254.0, 10282.0, 22796.0, 23165.0, 23325.0, 25909.0, 25972.0, 28966.0, 51068.0, 51124.0, 51375.0, 51542.0, 51668.0, 55293.0, 55667.0, 57231.0, 81555.0, 84725.0, 157680.0, 348995.0
GO:0006325	BP	e	chromatin organization	14/868	120/29107	1.423e-05	4	14	0.00928842	2146.0, 3150.0, 3151.0, 3192.0, 5934.0, 6596.0, 7913.0, 9849.0, 23411.0, 51460.0, 51742.0, 64863.0, 79366.0, 81550.0
GO:0006888	BP	e	endoplasmic reticulum to Golgi vesicle-mediated transport	13/868	112/29107	3.01986e-05	6	13	0.0187261	8615.0, 9117.0, 9321.0, 10282.0, 11196.0, 22878.0, 23256.0, 51014.0, 51124.0, 51128.0, 55014.0, 81555.0, 83548.0
GO:0007031	BP	e	peroxisome organization	6/868	22/29107	3.42502e-05	5	6	0.0202272	5189.0, 5191.0, 5193.0, 5825.0, 6342.0, 8504.0
GO:0090503	BP	e	RNA phosphodiester bond hydrolysis, exonucleolytic	7/868	33/29107	4.44037e-05	8	7	0.0243575	9337.0, 22894.0, 25996.0, 51692.0, 54464.0, 57472.0, 255967.0
GO:0000380	BP	e	alternative mRNA splicing, via spliceosome	6/868	23/29107	4.5172e-05	12	6	0.0243575	1660.0, 4670.0, 6421.0, 6431.0, 8683.0, 84991.0
GO:0006999	BP	e	nuclear pore organization	4/868	8/29107	4.99548e-05	6	4	0.0258141	7175.0, 23165.0, 53371.0, 129401.0
GO:0007030	BP	e	Golgi organization	13/868	119/29107	5.7354e-05	5	13	0.0284522	998.0, 1452.0, 2804.0, 9321.0, 11196.0, 22796.0, 22878.0, 51014.0, 54808.0, 55014.0, 64083.0, 83548.0, 165324.0
GO:0072344	BP	e	rescue of stalled ribosome	4/868	9/29107	8.77915e-05	8	4	0.0395282	9325.0, 10973.0, 26046.0, 51250.0
GO:0051292	BP	e	nuclear pore complex assembly	4/868	9/29107	8.77915e-05	7	4	0.0395282	23165.0, 25909.0, 57122.0, 124491.0
GO:0006281	BP	e	DNA repair	19/868	235/29107	8.9297e-05	7	19	0.0395282	571.0, 983.0, 4361.0, 5965.0, 7398.0, 7486.0, 7507.0, 9126.0, 10269.0, 11201.0, 22890.0, 23244.0, 25842.0, 50484.0, 51111.0, 51366.0, 54465.0, 54891.0, 56647.0
GO:0006413	BP	e	translational initiation	8/868	49/29107	9.243e-05	3	8	0.0395282	1654.0, 1968.0, 6189.0, 8661.0, 8667.0, 9086.0, 9669.0, 83939.0
GO:0032543	BP	e	mitochondrial translation	7/868	37/29107	9.64704e-05	8	7	0.0398809	28957.0, 51258.0, 55037.0, 55278.0, 55699.0, 57038.0, 57129.0
GO:0000122	BP	e	negative regulation of transcription by RNA polymerase II	48/868	894/29107	0.000122837	11	48	0.0482025	571.0, 648.0, 1810.0, 1876.0, 2005.0, 2146.0, 2551.0, 3192.0, 4193.0, 5771.0, 5925.0, 6421.0, 6670.0, 7175.0, 7181.0, 7514.0, 7695.0, 7699.0, 7767.0, 8725.0, 8819.0, 8820.0, 9205.0, 9646.0, 10443.0, 10795.0, 22890.0, 23411.0, 25836.0, 29915.0, 51574.0, 55364.0, 57684.0, 57708.0, 64376.0, 64412.0, 64750.0, 79577.0, 84527.0, 90594.0, 92140.0, 148156.0, 162993.0, 166968.0, 168451.0, 342908.0, 374900…
GO:0006260	BP	e	DNA replication	11/868	95/29107	0.000124373	6	11	0.0482025	983.0, 1660.0, 1854.0, 5928.0, 6240.0, 7150.0, 7486.0, 11201.0, 29980.0, 80010.0, 163859.0
GO:0007186	BP	p	G protein-coupled receptor signaling pathway	6/868	880/29107	2.64643e-06	5	6	0.00273508	2791.0, 50838.0, 83941.0, 202018.0, 259294.0, 259295.0
GO:0050911	BP	p	detection of chemical stimulus involved in sensory perception of smell	0/868	401/29107	9.43622e-06	5	0	0.00731425
GO:0005654	CC	e	nucleoplasm	304/868	3805/29107	1.92714e-63	2	304	3.37636e-60	571.0, 648.0, 904.0, 983.0, 1105.0, 1147.0, 1207.0, 1654.0, 1660.0, 1665.0, 1736.0, 1810.0, 1854.0, 1876.0, 2005.0, 2146.0, 2188.0, 2551.0, 2958.0, 2963.0, 3020.0, 3150.0, 3178.0, 3181.0, 3182.0, 3189.0, 3190.0, 3192.0, 3298.0, 4087.0, 4116.0, 4193.0, 4236.0, 4289.0, 4361.0, 4528.0, 4646.0, 4670.0, 4729.0, 4750.0, 4863.0, 4931.0, 5094.0, 5286.0, 5356.0, 5558.0, 5562.0, 5586.0, 5683.0, 5689.0, 577…
GO:0005634	CC	e	nucleus	347/868	5386/29107	1.09915e-50	5	347	9.62855e-48	102.0, 178.0, 329.0, 427.0, 538.0, 571.0, 573.0, 642.0, 648.0, 689.0, 904.0, 983.0, 1105.0, 1207.0, 1452.0, 1654.0, 1660.0, 1665.0, 1736.0, 1827.0, 1854.0, 1876.0, 2005.0, 2146.0, 2551.0, 2963.0, 3020.0, 3150.0, 3151.0, 3178.0, 3181.0, 3182.0, 3189.0, 3190.0, 3192.0, 3298.0, 3832.0, 3842.0, 3858.0, 3930.0, 4087.0, 4116.0, 4193.0, 4236.0, 4238.0, 4361.0, 4646.0, 4666.0, 4670.0, 4690.0, 4750.0, 482…
GO:0005829	CC	e	cytosol	303/868	5293/29107	1.08064e-32	2	303	6.31095e-30	128.0, 178.0, 317.0, 329.0, 382.0, 538.0, 571.0, 573.0, 642.0, 648.0, 663.0, 689.0, 829.0, 904.0, 983.0, 998.0, 1147.0, 1207.0, 1452.0, 1615.0, 1654.0, 1660.0, 1968.0, 2005.0, 2585.0, 2665.0, 2804.0, 3832.0, 3842.0, 3858.0, 4087.0, 4193.0, 4289.0, 4361.0, 4646.0, 4690.0, 4729.0, 4750.0, 4893.0, 5052.0, 5094.0, 5189.0, 5191.0, 5193.0, 5194.0, 5257.0, 5286.0, 5495.0, 5501.0, 5562.0, 5576.0, 5586.0,…
GO:0016607	CC	e	nuclear speck	49/868	411/29107	1.77341e-16	3	49	7.76752e-14	1452.0, 1665.0, 3192.0, 4116.0, 5356.0, 5501.0, 5562.0, 6421.0, 6427.0, 6428.0, 6431.0, 6651.0, 6729.0, 7486.0, 8683.0, 8899.0, 9263.0, 9295.0, 9321.0, 9360.0, 9584.0, 9589.0, 9646.0, 9879.0, 9984.0, 10051.0, 10210.0, 10772.0, 10973.0, 11201.0, 23137.0, 23435.0, 23451.0, 23517.0, 25949.0, 25957.0, 51747.0, 55660.0, 55671.0, 57187.0, 57223.0, 64318.0, 64750.0, 83932.0, 84081.0, 84324.0, 140890.0, …
GO:0005737	CC	e	cytoplasm	232/868	4724/29107	1.57054e-15	2	232	5.50318e-13	102.0, 178.0, 329.0, 382.0, 571.0, 573.0, 642.0, 663.0, 983.0, 998.0, 1070.0, 1105.0, 1147.0, 1452.0, 1615.0, 1654.0, 1660.0, 1736.0, 1827.0, 1968.0, 2146.0, 2191.0, 2653.0, 2665.0, 3150.0, 3151.0, 3178.0, 3181.0, 3182.0, 3190.0, 3298.0, 3652.0, 3842.0, 3858.0, 3930.0, 4087.0, 4116.0, 4193.0, 4238.0, 4289.0, 4361.0, 4594.0, 4646.0, 4666.0, 4670.0, 4690.0, 4750.0, 4820.0, 4863.0, 5052.0, 5094.0, 5…
GO:0005730	CC	e	nucleolus	84/868	1186/29107	3.09811e-13	5	84	9.04648e-11	1070.0, 1660.0, 1665.0, 1736.0, 4193.0, 4670.0, 4931.0, 5495.0, 5501.0, 5756.0, 5927.0, 5934.0, 6129.0, 6154.0, 6189.0, 6230.0, 6233.0, 6596.0, 6617.0, 6917.0, 6936.0, 7150.0, 7486.0, 7514.0, 7543.0, 7544.0, 7756.0, 8087.0, 8661.0, 8683.0, 8886.0, 9014.0, 9188.0, 9330.0, 9724.0, 10240.0, 10412.0, 11157.0, 23064.0, 23160.0, 23411.0, 23512.0, 23517.0, 25917.0, 25926.0, 25996.0, 27292.0, 27309.0, 27…
GO:0005739	CC	e	mitochondrion	88/868	1307/29107	1.30277e-12	5	88	3.26064e-10	128.0, 983.0, 1854.0, 2108.0, 2230.0, 2631.0, 2653.0, 4528.0, 4594.0, 4729.0, 5501.0, 5825.0, 6198.0, 6342.0, 6392.0, 7019.0, 8725.0, 9188.0, 9512.0, 9553.0, 10240.0, 10730.0, 10845.0, 11019.0, 11162.0, 11238.0, 23411.0, 23456.0, 23597.0, 25912.0, 25996.0, 26589.0, 27068.0, 28957.0, 28998.0, 29083.0, 29957.0, 50484.0, 51001.0, 51097.0, 51250.0, 51258.0, 51300.0, 51406.0, 51601.0, 51742.0, 54543.0…
GO:0071013	CC	e	catalytic step 2 spliceosome	19/868	85/29107	5.70525e-12	4	19	1.24945e-09	3178.0, 3181.0, 3190.0, 3192.0, 4116.0, 4670.0, 5356.0, 6635.0, 6637.0, 8899.0, 10236.0, 23398.0, 23451.0, 23517.0, 25949.0, 27316.0, 51639.0, 53938.0, 55110.0
GO:1990904	CC	e	ribonucleoprotein complex	24/868	153/29107	3.05558e-11	2	24	5.9482e-09	1660.0, 3178.0, 3181.0, 3182.0, 3189.0, 3192.0, 4670.0, 6129.0, 6146.0, 6154.0, 6189.0, 6637.0, 6738.0, 7072.0, 7514.0, 10137.0, 10236.0, 23586.0, 27316.0, 51574.0, 84081.0, 129831.0, 140886.0, 389677.0
GO:0022626	CC	e	cytosolic ribosome	17/868	76/29107	7.34732e-11	6	17	1.28725e-08	6129.0, 6133.0, 6144.0, 6146.0, 6154.0, 6164.0, 6165.0, 6170.0, 6173.0, 6189.0, 6206.0, 6210.0, 6222.0, 6224.0, 6229.0, 6230.0, 6233.0
GO:0016020	CC	e	membrane	116/868	2121/29107	1.88514e-10	2	116	3.00251e-08	102.0, 382.0, 538.0, 573.0, 983.0, 998.0, 1452.0, 1615.0, 1660.0, 2589.0, 2665.0, 2804.0, 3178.0, 3181.0, 3190.0, 3192.0, 3572.0, 3832.0, 3858.0, 3930.0, 4646.0, 4670.0, 4893.0, 4931.0, 5094.0, 5194.0, 5286.0, 5495.0, 5576.0, 5825.0, 5885.0, 5965.0, 6129.0, 6133.0, 6144.0, 6154.0, 6165.0, 6206.0, 6210.0, 6222.0, 6224.0, 6229.0, 6233.0, 6259.0, 6342.0, 6596.0, 6868.0, 7514.0, 8087.0, 8443.0, 8504.…
GO:0005681	CC	e	spliceosomal complex	16/868	89/29107	7.88334e-09	3	16	1.01849e-06	1207.0, 1665.0, 3178.0, 3181.0, 3189.0, 4670.0, 6427.0, 6434.0, 6635.0, 6637.0, 10236.0, 23451.0, 27316.0, 29896.0, 84991.0, 140890.0
GO:0022627	CC	e	cytosolic small ribosomal subunit	10/868	41/29107	2.56014e-07	5	10	2.80335e-05	6189.0, 6206.0, 6210.0, 6222.0, 6224.0, 6229.0, 6230.0, 6233.0, 54505.0, 83939.0
GO:0005813	CC	e	centrosome	39/868	527/29107	3.32917e-07	3	39	3.431e-05	983.0, 998.0, 1070.0, 1452.0, 1654.0, 1660.0, 3192.0, 4236.0, 4750.0, 5576.0, 5586.0, 7486.0, 8881.0, 9325.0, 9525.0, 9702.0, 10142.0, 10464.0, 22832.0, 22890.0, 23063.0, 23473.0, 28981.0, 51098.0, 51668.0, 55012.0, 56647.0, 57223.0, 57606.0, 79692.0, 80817.0, 84131.0, 84140.0, 84333.0, 115106.0, 137492.0, 151987.0, 153241.0, 202018.0
GO:0016363	CC	e	nuclear matrix	15/868	111/29107	1.10384e-06	2	15	0.00010744	3181.0, 3192.0, 4670.0, 5885.0, 6421.0, 8089.0, 9126.0, 9360.0, 9782.0, 9984.0, 10274.0, 11260.0, 25909.0, 55660.0, 284695.0
GO:0032991	CC	e	protein-containing complex	42/868	643/29107	2.7832e-06	1	42	0.000256641	317.0, 998.0, 1660.0, 3020.0, 3192.0, 3832.0, 4087.0, 4193.0, 5501.0, 5576.0, 5586.0, 5928.0, 6342.0, 6434.0, 6605.0, 7019.0, 7514.0, 8504.0, 8723.0, 8767.0, 9039.0, 9325.0, 9584.0, 10010.0, 10269.0, 10542.0, 25842.0, 27316.0, 51100.0, 51184.0, 51366.0, 55757.0, 57708.0, 57763.0, 64376.0, 79823.0, 92342.0, 124512.0, 151194.0, 166968.0, 201595.0, 223082.0
GO:0005637	CC	e	nuclear inner membrane	9/868	47/29107	8.81674e-06	5	9	0.000735568	3930.0, 6434.0, 9782.0, 10269.0, 23200.0, 23306.0, 23411.0, 25972.0, 286148.0
GO:0005759	CC	e	mitochondrial matrix	28/868	381/29107	1.29748e-05	5	28	0.000981538	983.0, 2108.0, 2230.0, 2653.0, 4594.0, 7019.0, 10845.0, 11019.0, 11238.0, 23424.0, 23597.0, 25996.0, 27068.0, 27292.0, 51250.0, 51601.0, 55699.0, 57038.0, 64216.0, 64863.0, 79675.0, 80224.0, 84869.0, 85476.0, 92399.0, 140886.0, 201973.0, 441024.0
GO:0071011	CC	e	precatalytic spliceosome	6/868	19/29107	1.34457e-05	4	6	0.000981538	6635.0, 6637.0, 51639.0, 51691.0, 55119.0, 84950.0
GO:0015935	CC	e	small ribosomal subunit	6/868	19/29107	1.34457e-05	4	6	0.000981538	6222.0, 6224.0, 6229.0, 6230.0, 6233.0, 64965.0
GO:0005689	CC	e	U12-type spliceosomal complex	7/868	28/29107	1.40139e-05	4	7	0.000982091	1665.0, 6635.0, 6637.0, 23451.0, 51639.0, 55285.0, 154007.0
GO:0010494	CC	e	cytoplasmic stress granule	11/868	77/29107	1.72945e-05	7	11	0.00114821	1654.0, 3190.0, 6093.0, 7072.0, 7812.0, 23435.0, 26065.0, 57532.0, 140886.0, 149041.0, 203228.0
GO:0005840	CC	e	ribosome	9/868	51/29107	1.7695e-05	5	9	0.00114821	4690.0, 6133.0, 6173.0, 6222.0, 6230.0, 28998.0, 55037.0, 134218.0, 200916.0
GO:0031965	CC	e	nuclear membrane	20/868	233/29107	2.52423e-05	4	20	0.00153366	3930.0, 4646.0, 5356.0, 7175.0, 7514.0, 7767.0, 8089.0, 9330.0, 9589.0, 10390.0, 22890.0, 23165.0, 25909.0, 53371.0, 55787.0, 57122.0, 92140.0, 129401.0, 203228.0, 221264.0
GO:0000781	CC	e	chromosome, telomeric region	16/868	160/29107	2.5386e-05	3	16	0.00153366	983.0, 2146.0, 3020.0, 3181.0, 4361.0, 5501.0, 7486.0, 9984.0, 23064.0, 23137.0, 23347.0, 25913.0, 54433.0, 57187.0, 79577.0, 84661.0
GO:0005694	CC	e	chromosome	18/868	198/29107	2.9649e-05	5	18	0.0017315	5885.0, 5934.0, 5965.0, 7486.0, 7543.0, 8886.0, 8899.0, 9126.0, 9188.0, 10274.0, 23063.0, 23244.0, 51406.0, 55299.0, 55813.0, 83852.0, 114799.0, 128061.0
GO:0022625	CC	e	cytosolic large ribosomal subunit	9/868	56/29107	3.85762e-05	5	9	0.00218017	6129.0, 6133.0, 6144.0, 6146.0, 6154.0, 6164.0, 6165.0, 6170.0, 6173.0
GO:0005794	CC	e	Golgi apparatus	53/868	988/29107	5.25413e-05	5	53	0.00287664	102.0, 382.0, 538.0, 2589.0, 2804.0, 4646.0, 4893.0, 6206.0, 7812.0, 8615.0, 8702.0, 8905.0, 8910.0, 9255.0, 9321.0, 9648.0, 9702.0, 10142.0, 10329.0, 10390.0, 11196.0, 23063.0, 23443.0, 25912.0, 26511.0, 26985.0, 51014.0, 51124.0, 51134.0, 51542.0, 54808.0, 55012.0, 55667.0, 55676.0, 57147.0, 58515.0, 64083.0, 64429.0, 64746.0, 64924.0, 79694.0, 79823.0, 80018.0, 80318.0, 81550.0, 81555.0, 83548…
GO:0071004	CC	e	U2-type prespliceosome	5/868	16/29107	7.7432e-05	5	5	0.00411094	6637.0, 23451.0, 51747.0, 55015.0, 55660.0
GO:0005777	CC	e	peroxisome	12/868	107/29107	8.4865e-05	6	12	0.00437304	5189.0, 5191.0, 5193.0, 5194.0, 5825.0, 6342.0, 8443.0, 8504.0, 10478.0, 51015.0, 54677.0, 83594.0
GO:0000932	CC	e	P-body	11/868	93/29107	0.000102475	7	11	0.0051296	5683.0, 7150.0, 7812.0, 9337.0, 11157.0, 26065.0, 54464.0, 149041.0, 192670.0, 203228.0, 255967.0
GO:0071005	CC	e	U2-type precatalytic spliceosome	8/868	50/29107	0.000107185	5	8	0.00521634	4236.0, 6635.0, 6637.0, 11157.0, 23451.0, 51691.0, 55110.0, 84950.0
GO:0005778	CC	e	peroxisomal membrane	9/868	65/29107	0.000128182	7	9	0.0060696	5189.0, 5191.0, 5193.0, 5194.0, 5825.0, 8443.0, 8504.0, 10478.0, 494513.0
GO:0035061	CC	e	interchromatin granule	3/868	5/29107	0.000252664	3	3	0.0113504	6427.0, 23137.0, 23435.0
GO:0005850	CC	e	eukaryotic translation initiation factor 2 complex	3/868	5/29107	0.000252664	2	3	0.0113504	1968.0, 8894.0, 83939.0
GO:0005743	CC	e	mitochondrial inner membrane	26/868	404/29107	0.000288354	5	26	0.012559	4729.0, 6392.0, 7381.0, 9512.0, 9553.0, 10240.0, 10730.0, 10845.0, 23456.0, 26589.0, 28957.0, 28998.0, 29957.0, 51258.0, 51300.0, 54675.0, 55037.0, 57129.0, 57380.0, 64965.0, 64976.0, 81853.0, 84275.0, 116228.0, 221154.0, 441024.0
GO:0000776	CC	e	kinetochore	12/868	122/29107	0.000296177	5	12	0.012559	1452.0, 3192.0, 5501.0, 7175.0, 7514.0, 7756.0, 25909.0, 57082.0, 57122.0, 79003.0, 79682.0, 348995.0
GO:0000775	CC	e	chromosome, centromeric region	8/868	58/29107	0.000310314	3	8	0.012559	5885.0, 9126.0, 10051.0, 10274.0, 23063.0, 23137.0, 23244.0, 27309.0
GO:0005697	CC	e	telomerase holoenzyme complex	5/868	21/29107	0.000318683	3	5	0.012559	1736.0, 3192.0, 4931.0, 6635.0, 54433.0
GO:0042788	CC	e	polysomal ribosome	6/868	32/29107	0.000322576	6	6	0.012559	689.0, 1660.0, 6170.0, 6173.0, 8667.0, 57532.0
GO:0016604	CC	e	nuclear body	22/868	321/29107	0.000342536	2	22	0.0130461	648.0, 1660.0, 4193.0, 5586.0, 7174.0, 9325.0, 9443.0, 10274.0, 10730.0, 22890.0, 23064.0, 23398.0, 23512.0, 26043.0, 29915.0, 51520.0, 57082.0, 57532.0, 79664.0, 80010.0, 92140.0, 112495.0
GO:0005635	CC	e	nuclear envelope	15/868	182/29107	0.000388393	4	15	0.0141763	663.0, 3930.0, 6240.0, 7112.0, 7175.0, 7514.0, 23165.0, 23190.0, 23306.0, 23411.0, 53371.0, 57122.0, 124491.0, 129401.0, 348995.0
GO:0005802	CC	e	trans-Golgi network	15/868	182/29107	0.000388393	4	15	0.0141763	102.0, 538.0, 5286.0, 9648.0, 23011.0, 23200.0, 51542.0, 55088.0, 55717.0, 64083.0, 81555.0, 84661.0, 84725.0, 157769.0, 286451.0
GO:0000151	CC	e	ubiquitin ligase complex	11/868	109/29107	0.000419569	4	11	0.0150017	648.0, 4289.0, 7324.0, 9443.0, 10210.0, 11059.0, 23304.0, 26234.0, 64750.0, 90390.0, 154214.0
GO:0070937	CC	e	CRD-mediated mRNA stability complex	3/868	6/29107	0.000494098	2	3	0.0173132	1660.0, 3192.0, 7812.0
GO:0030014	CC	e	CCR4-NOT complex	4/868	14/29107	0.000619002	3	4	0.0212645	9337.0, 25904.0, 55571.0, 57472.0
GO:0030532	CC	e	small nuclear ribonucleoprotein complex	4/868	15/29107	0.000824248	3	4	0.0272468	6635.0, 6637.0, 11157.0, 51574.0
GO:0005779	CC	e	integral component of peroxisomal membrane	4/868	15/29107	0.000824248	5	4	0.0272468	5193.0, 5194.0, 8504.0, 10478.0
GO:0031416	CC	e	NatB complex	2/868	2/29107	0.000888298	7	2	0.0288203	51126.0, 80018.0
GO:0001650	CC	e	fibrillar center	12/868	140/29107	0.00102375	2	12	0.0320289	1736.0, 5356.0, 7150.0, 8467.0, 8615.0, 9879.0, 23160.0, 23411.0, 54433.0, 55127.0, 92140.0, 223082.0
GO:0030134	CC	e	COPII-coated ER to Golgi transport vesicle	6/868	40/29107	0.00111606	8	6	0.034304	11196.0, 51014.0, 51124.0, 55014.0, 81555.0, 286451.0
GO:0008278	CC	e	cohesin complex	3/868	8/29107	0.0013228	2	3	0.0392804	5885.0, 9126.0, 10274.0
GO:0070578	CC	e	RISC-loading complex	3/868	8/29107	0.0013228	4	3	0.0392804	1660.0, 8575.0, 192670.0
GO:0005886	CC	p	plasma membrane	74/868	4502/29107	8.74926e-10	3	74	1.27739e-07	102.0, 382.0, 444.0, 538.0, 657.0, 998.0, 1207.0, 1654.0, 2191.0, 2791.0, 3455.0, 3572.0, 4126.0, 4193.0, 4238.0, 4646.0, 4690.0, 4820.0, 4893.0, 5257.0, 5286.0, 5576.0, 5586.0, 5771.0, 5876.0, 6093.0, 6173.0, 6233.0, 6259.0, 6477.0, 6868.0, 7812.0, 8723.0, 8777.0, 8910.0, 9263.0, 9364.0, 10988.0, 11059.0, 23200.0, 23244.0, 23256.0, 23545.0, 23586.0, 25957.0, 26135.0, 26511.0, 27094.0, 27340.0, 2…
GO:0005887	CC	p	integral component of plasma membrane	11/868	1413/29107	8.1386e-09	4	11	1.01849e-06	3455.0, 6259.0, 6443.0, 6868.0, 8910.0, 10329.0, 27094.0, 64924.0, 83941.0, 144448.0, 100130733.0
GO:0005615	CC	p	extracellular space	18/868	1708/29107	6.46226e-08	2	18	7.54792e-06	427.0, 2191.0, 3151.0, 3858.0, 5052.0, 5554.0, 6170.0, 6233.0, 6451.0, 8754.0, 8804.0, 9255.0, 10464.0, 11272.0, 27316.0, 51192.0, 83939.0, 203228.0
GO:0005576	CC	p	extracellular region	25/868	1854/29107	3.81245e-06	2	25	0.00033397	178.0, 317.0, 427.0, 829.0, 1654.0, 2589.0, 2665.0, 3020.0, 3455.0, 3572.0, 4236.0, 4238.0, 5683.0, 5689.0, 6093.0, 8804.0, 23071.0, 23412.0, 51097.0, 51192.0, 55172.0, 64786.0, 79582.0, 79630.0, 81579.0
GO:0062023	CC	p	collagen-containing extracellular matrix	1/868	374/29107	0.000309483	4	1	0.012559	4670.0
GO:0031012	CC	p	extracellular matrix	0/868	245/29107	0.00101938	3	0	0.0320289
GO:0005515	MF	e	protein binding	624/868	12418/29107	7.61373e-70	2	624	3.36299e-66	98.0, 102.0, 178.0, 317.0, 329.0, 382.0, 444.0, 538.0, 571.0, 573.0, 642.0, 648.0, 657.0, 663.0, 689.0, 829.0, 904.0, 983.0, 998.0, 1070.0, 1105.0, 1147.0, 1207.0, 1452.0, 1615.0, 1654.0, 1660.0, 1665.0, 1736.0, 1810.0, 1827.0, 1854.0, 1876.0, 1968.0, 2005.0, 2108.0, 2146.0, 2188.0, 2191.0, 2551.0, 2631.0, 2653.0, 2665.0, 2791.0, 2804.0, 2958.0, 2963.0, 3020.0, 3150.0, 3151.0, 3178.0, 3181.0, 318…
GO:0003723	MF	e	RNA binding	177/868	1389/29107	3.50209e-63	4	177	7.73436e-60	689.0, 1207.0, 1615.0, 1654.0, 1660.0, 1665.0, 1736.0, 1854.0, 2665.0, 2804.0, 3151.0, 3178.0, 3181.0, 3182.0, 3189.0, 3190.0, 3192.0, 3842.0, 3930.0, 4116.0, 4236.0, 4528.0, 4670.0, 4931.0, 5052.0, 5094.0, 5501.0, 5586.0, 6129.0, 6133.0, 6144.0, 6146.0, 6154.0, 6164.0, 6165.0, 6170.0, 6173.0, 6189.0, 6206.0, 6210.0, 6222.0, 6224.0, 6229.0, 6230.0, 6233.0, 6421.0, 6427.0, 6428.0, 6431.0, 6434.0, …
GO:0046872	MF	e	metal ion binding	140/868	2297/29107	3.70264e-16	4	140	5.45153e-13	102.0, 657.0, 1660.0, 4087.0, 4594.0, 4729.0, 4750.0, 5501.0, 5558.0, 5562.0, 6093.0, 6233.0, 6392.0, 6670.0, 6738.0, 6868.0, 7507.0, 7543.0, 7544.0, 7572.0, 7576.0, 7596.0, 7695.0, 7699.0, 7756.0, 7767.0, 7768.0, 7771.0, 7773.0, 8148.0, 8702.0, 8754.0, 8780.0, 8819.0, 8894.0, 9014.0, 9337.0, 9512.0, 9668.0, 9669.0, 9849.0, 10010.0, 10196.0, 10210.0, 10269.0, 10308.0, 10390.0, 10668.0, 10730.0, 1…
GO:0003735	MF	e	structural constituent of ribosome	25/868	164/29107	2.26161e-11	2	25	2.49738e-08	6129.0, 6133.0, 6144.0, 6146.0, 6154.0, 6164.0, 6165.0, 6170.0, 6173.0, 6189.0, 6206.0, 6210.0, 6222.0, 6224.0, 6229.0, 6230.0, 6233.0, 9553.0, 10240.0, 26589.0, 28998.0, 51258.0, 57129.0, 64965.0, 200916.0
GO:0005524	MF	e	ATP binding	91/868	1458/29107	3.84695e-11	8	91	3.39839e-08	317.0, 538.0, 657.0, 983.0, 1105.0, 1147.0, 1452.0, 1615.0, 1654.0, 1660.0, 1665.0, 2585.0, 2963.0, 3192.0, 3832.0, 4646.0, 4750.0, 4931.0, 5189.0, 5286.0, 5562.0, 5586.0, 5756.0, 5825.0, 5965.0, 6093.0, 6198.0, 6240.0, 6259.0, 6596.0, 7150.0, 7324.0, 7328.0, 7486.0, 8467.0, 8767.0, 8780.0, 8886.0, 8899.0, 9039.0, 9126.0, 9188.0, 9252.0, 9263.0, 9451.0, 9525.0, 9748.0, 9879.0, 9943.0, 10051.0, 10…
GO:0003729	MF	e	mRNA binding	27/868	210/29107	1.98711e-10	5	27	1.46285e-07	1654.0, 1660.0, 3182.0, 3190.0, 4670.0, 5094.0, 6129.0, 6431.0, 6434.0, 7175.0, 8661.0, 8880.0, 8894.0, 9991.0, 10236.0, 23424.0, 23451.0, 26065.0, 27316.0, 28998.0, 51639.0, 51747.0, 57187.0, 57721.0, 83939.0, 84081.0, 149041.0
GO:0003677	MF	e	DNA binding	62/868	921/29107	2.81657e-09	4	62	1.77726e-06	904.0, 1105.0, 1654.0, 1660.0, 2005.0, 2963.0, 3150.0, 3190.0, 3192.0, 3930.0, 4087.0, 4361.0, 4666.0, 5558.0, 5927.0, 5965.0, 6095.0, 6129.0, 6421.0, 6596.0, 6651.0, 6917.0, 6936.0, 7112.0, 7150.0, 7181.0, 7486.0, 7570.0, 7756.0, 7913.0, 8148.0, 8467.0, 8819.0, 8820.0, 9015.0, 9330.0, 9984.0, 10142.0, 10210.0, 10795.0, 23064.0, 23347.0, 25788.0, 25909.0, 51379.0, 51747.0, 54962.0, 79725.0, 80012…
GO:0016887	MF	e	ATP hydrolysis activity	28/868	264/29107	7.59326e-09	7	28	4.19243e-06	538.0, 1105.0, 1654.0, 1660.0, 1665.0, 2963.0, 4931.0, 5189.0, 5825.0, 5965.0, 7486.0, 8467.0, 8886.0, 9188.0, 9525.0, 9879.0, 10845.0, 10973.0, 23200.0, 23347.0, 23456.0, 23517.0, 23586.0, 54454.0, 54505.0, 79572.0, 113510.0, 246269.0
GO:0003682	MF	e	chromatin binding	35/868	418/29107	5.03354e-08	2	35	2.47035e-05	904.0, 2005.0, 2146.0, 2551.0, 3150.0, 3151.0, 3192.0, 4087.0, 5562.0, 5885.0, 6322.0, 6421.0, 6605.0, 6670.0, 7019.0, 7150.0, 7175.0, 7486.0, 8725.0, 8820.0, 9126.0, 10051.0, 10274.0, 23272.0, 25836.0, 25842.0, 27316.0, 51111.0, 51460.0, 54454.0, 64318.0, 79366.0, 80012.0, 81550.0, 201973.0
GO:0003713	MF	e	transcription coactivator activity	21/868	232/29107	7.09808e-06	3	21	0.00313522	329.0, 1660.0, 4863.0, 5927.0, 6605.0, 8031.0, 9321.0, 9325.0, 9439.0, 9440.0, 9443.0, 9969.0, 10153.0, 10600.0, 23411.0, 29915.0, 55749.0, 57826.0, 81550.0, 90390.0, 92140.0
GO:0003678	MF	e	DNA helicase activity	9/868	47/29107	8.81674e-06	5	9	0.00331108	1105.0, 1654.0, 1660.0, 2963.0, 4361.0, 5965.0, 7486.0, 23064.0, 25788.0
GO:0000978	MF	e	RNA polymerase II cis-regulatory region sequence-specific DNA binding	63/868	1178/29107	9.74509e-06	9	63	0.00331108	571.0, 648.0, 1660.0, 1876.0, 2005.0, 2146.0, 2551.0, 3020.0, 3192.0, 3298.0, 4087.0, 5928.0, 6095.0, 6670.0, 7150.0, 7181.0, 7572.0, 7576.0, 7596.0, 7695.0, 7699.0, 7767.0, 7768.0, 7771.0, 7773.0, 8820.0, 9668.0, 10308.0, 10795.0, 22890.0, 23411.0, 23435.0, 27316.0, 51427.0, 55749.0, 55892.0, 55900.0, 57684.0, 64376.0, 64412.0, 79027.0, 79088.0, 79692.0, 79788.0, 80095.0, 90333.0, 90649.0, 91664…
GO:0003743	MF	e	translation initiation factor activity	9/868	51/29107	1.7695e-05	6	9	0.0053944	1968.0, 4528.0, 8661.0, 8667.0, 8894.0, 9086.0, 9669.0, 54505.0, 83939.0
GO:0000993	MF	e	RNA polymerase II complex binding	8/868	44/29107	4.1425e-05	6	8	0.0114359	1660.0, 3192.0, 8725.0, 9646.0, 23160.0, 58490.0, 79577.0, 284695.0
GO:0003724	MF	e	RNA helicase activity	10/868	71/29107	4.70533e-05	4	10	0.0122255	1654.0, 1660.0, 1665.0, 8886.0, 9188.0, 9879.0, 23517.0, 23586.0, 25788.0, 54505.0
GO:0003725	MF	e	double-stranded RNA binding	10/868	72/29107	5.31981e-05	5	10	0.0126869	1660.0, 1665.0, 3192.0, 8575.0, 9188.0, 23586.0, 26065.0, 92140.0, 149041.0, 192670.0
GO:0036002	MF	e	pre-mRNA binding	5/868	15/29107	5.45735e-05	5	5	0.0126869	3178.0, 3192.0, 6427.0, 6431.0, 6434.0
GO:0004984	MF	p	olfactory receptor activity	0/868	399/29107	9.3179e-06	4	0	0.00331108
GO:0004930	MF	p	G protein-coupled receptor activity	4/868	684/29107	1.83192e-05	4	4	0.0053944	50838.0, 83941.0, 259294.0, 259295.0
