## Supplementary material for "Transcriptional and genetic sex differences for schizophrenia across the dorsolateral prefrontal cortex, hippocampus, and caudate nucleus": Data S4: wgcna_module_enrichment.csv

Module_ID	N_Genes	DEG_OR	DEG_P	DEG_FDR	DEG_noMHC_OR	DEG_noMHC_P	DEG_noMHC_FDR
grey	4805	4.9020731416845305	2.3769729845177306e-15	7.368616252004964e-14	4.954641623089858	1.5971180052923928e-15	4.9510658164064177e-14
green	915	0.0	0.02299665148383197	0.3564480979993956	0.0	0.03692675618651031	0.5723647208909098
turquoise	2158	0.38116513601220847	0.04446506034858844	0.4594722902687472	0.3855070310032879	0.06112835441652449	0.6316596623040864
darkgrey	300	0.0	0.6499473078795497	1.0	0.0	0.6499473078795497	1.0
purple	698	0.6190436335230443	0.7735303814726122	1.0	0.6236634678881037	0.7732291633107722	1.0
darkorange	262	0.8334806955496611	1.0	1.0	0.8466028135288836	1.0	1.0
steelblue	200	0.0	1.0	1.0	0.0	1.0	1.0
lightcyan	485	0.44502940241576605	0.7291675234457344	1.0	0.445970695970696	0.7290443141822402	1.0
magenta	708	0.30162659123055163	0.3846815833929751	0.9437273839094379	0.30250954719039824	0.3841946957326874	0.9399446416667572
saddlebrown	210	0.0	1.0	1.0	0.0	1.0	1.0
blue	1575	0.3987614129621314	0.12051501515769582	0.9339913674721426	0.4009515570934256	0.12047105665591476	0.9336506890833394
brown	1023	0.4158116447800082	0.3354048828422307	0.9437273839094379	0.41623833999619264	0.33524944275416435	0.9399446416667572
pink	793	1.4020939086294417	0.4148275311479328	0.9437273839094379	1.4076433121019107	0.4134844634578524	0.9399446416667572
cyan	493	0.0	0.17775150225162611	0.9437273839094379	0.0	0.17768046215090783	0.9399446416667572
darkred	384	0.0	0.42619946370103645	0.9437273839094379	0.0	0.4244911284946645	0.9399446416667572
lightgreen	429	0.504515636232926	1.0	1.0	0.5219017094017094	1.0	1.0
tan	564	0.0	0.18948370666843972	0.9437273839094379	0.0	0.189194271165551	0.9399446416667572
yellow	998	1.3375488758553276	0.46548338760814056	0.9529425613382264	1.3389597284652783	0.4651805883235813	0.9471366409056725
midnightblue	490	1.3526996014011354	0.4918413219810201	0.9529425613382264	1.3641456582633054	0.48884471788679873	0.9471366409056725
red	818	0.5251522939272797	0.5921572455438368	1.0	0.5251522939272797	0.5921572455438368	1.0
royalblue	384	0.0	0.42619946370103645	0.9437273839094379	0.0	0.42366465856432567	0.9399446416667572
grey60	476	0.4536437246963563	0.7281431809781745	1.0	0.46875	0.726876427656802	1.0
darkgreen	372	0.0	0.42129927783576027	0.9437273839094379	0.0	0.42018242237785886	0.9399446416667572
darkturquoise	371	0.5851091476091476	1.0	1.0	0.5867208672086721	1.0	1.0
orange	287	0.7597834857450242	1.0	1.0	0.7652017876489707	1.0	1.0
black	815	0.7995146334395827	1.0	1.0	0.8005367375063466	1.0	1.0
salmon	527	1.6933532741419457	0.3080819810217511	0.9437273839094379	1.7033511043412033	0.3064260082978502	0.9399446416667572
greenyellow	584	0.7441030260567845	1.0	1.0	0.7467358553732842	1.0	1.0
lightyellow	386	1.7279987713100906	0.2587755538931649	0.9437273839094379	1.7279987713100906	0.2587755538931649	0.9399446416667572
skyblue	232	0.0	0.6302011917398678	1.0	0.0	0.6302011917398678	1.0
white	248	0.0	0.6326402803593258	1.0	0.0	0.6326402803593258	1.0
