## Supplementary material for "Transcriptional and genetic sex differences for schizophrenia across the dorsolateral prefrontal cortex, hippocampus, and caudate nucleus": Data S6

gene_id	seqname	Symbol	t	adj.P.Val	Tissue	ensemblID	Combined XCI status
ENSG00000182378.13_PAR_Y	chrY	PLCXD1	6.98815078355546	4.2392609719386815e-09	caudate	ENSG00000182378	escape
ENSG00000002586.18_PAR_Y	chrY	CD99	4.26427725601519	0.0036458468484532	caudate	ENSG00000002586	escape
ENSG00000102001.12	chrX	CACNA1F	4.60883138357557	0.000963481814205	caudate	ENSG00000102001	inactive
ENSG00000186675.6	chrX	MAGEE2	4.61337472407625	0.0009560868353814	caudate	ENSG00000186675	unknown
ENSG00000213468.4	chrX	FIRRE	4.68988591540493	0.0007047582229142	caudate	ENSG00000213468	variable
ENSG00000182378.13_PAR_Y	chrY	PLCXD1	6.10764513883185	9.82663386488379e-07	dlpfc	ENSG00000182378	escape
ENSG00000002586.18_PAR_Y	chrY	CD99	3.90172180815444	0.0147751433064548	dlpfc	ENSG00000002586	escape
ENSG00000169093.15_PAR_Y	chrY	ASMTL	3.83198556570486	0.0170110826742576	dlpfc	ENSG00000169093	escape
ENSG00000178605.13_PAR_Y	chrY	GTPBP6	3.59919690299163	0.0284785150121523	dlpfc	ENSG00000178605	escape
ENSG00000172465.13	chrX	TCEAL1	4.40233835129635	0.00334738028795	dlpfc	ENSG00000172465	inactive
ENSG00000236064.1	chrX		4.36457994659725	0.0038664189322389	dlpfc	ENSG00000236064	inactive
ENSG00000232119.7	chrX	MCTS1	3.63217188199177	0.0266925779255942	dlpfc	ENSG00000232119	inactive
ENSG00000198932.12	chrX	GPRASP1	3.61159340827629	0.0275167414062275	dlpfc	ENSG00000198932	inactive
ENSG00000184905.8	chrX	TCEAL2	3.42824126939242	0.0390583600266478	dlpfc	ENSG00000184905	inactive
ENSG00000184867.13	chrX	ARMCX2	3.41717605339418	0.0398321682067158	dlpfc	ENSG00000184867	inactive
ENSG00000102401.19	chrX	ARMCX3	3.32859337437495	0.0458111049691744	dlpfc	ENSG00000102401	inactive
ENSG00000133134.11	chrX	BEX2	3.325992391015	0.0458111049691744	dlpfc	ENSG00000133134	inactive
ENSG00000224204.1	chrX	PHEX-AS1	3.31198499494094	0.0465726353049939	dlpfc	ENSG00000224204	inactive
ENSG00000277883.1	chrX	NLRP3P1	4.15523210292054	0.007472564603457	dlpfc	ENSG00000277883	unknown
ENSG00000184515.10	chrX	BEX5	4.12638707457093	0.0081048290789611	dlpfc	ENSG00000184515	unknown
ENSG00000204071.10	chrX	TCEAL6	3.83601478743729	0.0170110826742576	dlpfc	ENSG00000204071	unknown
ENSG00000147155.10	chrX	EBP	3.75114988277503	0.0203602798510493	dlpfc	ENSG00000147155	unknown
ENSG00000186675.6	chrX	MAGEE2	3.5554313002885	0.0313880468852554	dlpfc	ENSG00000186675	unknown
ENSG00000278530.4	chrX	CHMP1B2P	3.48568982600943	0.0351511481921919	dlpfc	ENSG00000278530	unknown
ENSG00000133169.5	chrX	BEX1	3.45426457542506	0.0370682007546826	dlpfc	ENSG00000133169	unknown
ENSG00000178947.8	chrX	SMIM10L2A	3.29754939275727	0.0470015729229823	dlpfc	ENSG00000178947	unknown
ENSG00000102054.17	chrX	RBBP7	3.53037591438198	0.0324696450454327	dlpfc	ENSG00000102054	variable
ENSG00000182378.13_PAR_Y	chrY	PLCXD1	4.77258835290796	0.0007966110312434	hippocampus	ENSG00000182378	escape
ENSG00000002586.18_PAR_Y	chrY	CD99	4.07395225241193	0.0148147387215777	hippocampus	ENSG00000002586	escape
ENSG00000147124.12	chrX	ZNF41	4.10529491508881	0.0133221239830494	hippocampus	ENSG00000147124	inactive
