## Supplementary material for "Transcriptional and genetic sex differences for schizophrenia across the dorsolateral prefrontal cortex, hippocampus, and caudate nucleus": Data S11

### Sheet: README
These are the overlapping si-eQTL genes with Shen et al and Oliva et al (GTEx).
The script and jupyter notebook comparing these genes can be found in the GitHub repository.

### Sheet: siEQTL_Shen_comparison
Tissue	gene_id	gencodeID	variant_id	seqnames	lfsr	Type	ensembl_gene_id	external_gene_name	entrezgene	description
Caudate	ENSG00000125703.14	ENSG00000125703.14	chr1:63060301:G:A	chr1	0.0498957	Gene	ENSG00000125703	ATG4C	84938	autophagy related 4C cysteine peptidase [Source:HGNC Symbol;Acc:HGNC:16040]

### Sheet: siEQTL_GTEx_comparison
ensembl_gene_id	hugo_gene_id	gene_type	variant_id	rs_id	Tissue	maf	pval_nominal_sb	slope_sb	slope_se_sb	numtested	pvals.corrected	qval	pval_nominal_f	slope_f	slope_se_f	pval_nominal_m	slope_m	slope_se_m	pval_nominal	slope	slope_se
ENSG00000136830.11	FAM129B	protein_coding	chr9_127584339_G_A_b38	rs10739693	Adipose_Subcutaneous	0.304647	7.38701e-07	-0.28366	0.0565793	1	7.38701e-07	0.00497626	1.978e-06	-0.333315	0.0667724	0.165338	-0.0826246	0.0592049	1.39316e-08	-0.168762	0.02926
ENSG00000143933.16	CALM2	protein_coding	chr2_46225349_C_T_b38	rs12477148	Adipose_Visceral_Omentum	0.0724947	4.49793e-05	-0.480557	0.116471	2	8.99586e-05	0.161955	0.000474715	-0.491287	0.134732	0.916574	0.0130429	0.124116	2.19775e-05	-0.246023	0.0572813
ENSG00000181264.8	TMEM136	protein_coding	chr11_120493228_T_C_b38	rs4938809	Artery_Coronary	0.403756	1.83269e-05	0.3329	0.0755229	1	1.83269e-05	0.0982688	6.15984e-08	0.485968	0.0747405	0.19901	0.113737	0.0872205	8.49135e-08	0.231096	0.0413044
ENSG00000235098.8	ANKRD65	protein_coding	chr1_1419214_A_G_b38	rs3766165	Breast_Mammary_Tissue	0.131313	7.06337e-08	0.499559	0.0905548	1	7.06337e-08	0.000110624	7.56894e-06	-0.439928	0.0919367	1.44354e-11	-0.879777	0.11199	3.28196e-30	-0.726153	0.0572661
ENSG00000124406.16	ATP8A1	protein_coding	chr4_42653682_A_T_b38	rs17448575	Breast_Mammary_Tissue	0.35443	0.000257775	0.24624	0.0666384	4	0.0010311	0.0905121	2.98919e-07	-0.323359	0.0578619	1.09564e-13	-0.613169	0.0686684	1.46214e-26	-0.370315	0.031672
ENSG00000109775.10	UFSP2	protein_coding	chr4_185425919_G_C_b38	rs11132303	Breast_Mammary_Tissue	0.309343	4.67454e-07	-0.348749	0.0678057	1	4.67454e-07	0.000399333	9.9429e-10	0.432381	0.0625501	7.75008e-18	0.75861	0.0686676	2.01491e-57	0.706155	0.0358618
ENSG00000204248.10	COL11A2	protein_coding	chr6_33081200_G_GA_b38	rs113353922	Breast_Mammary_Tissue	0.118687	0.000619905	0.418594	0.121102	2	0.00123981	0.102197	0.230403	-0.125417	0.103786	0.000272098	-0.553034	0.145261	4.48205e-06	-0.293079	0.0628029
ENSG00000146530.11	VWDE	protein_coding	chr7_12312811_T_C_b38	rs4721084	Breast_Mammary_Tissue	0.45202	1.74134e-06	-0.301523	0.0619078	1	1.74134e-06	0.00074379	5.40871e-12	-0.446355	0.0552938	0.00150158	-0.237816	0.0723644	2.76501e-20	-0.319694	0.0323745
ENSG00000189067.12	LITAF	protein_coding	chr16_11551157_A_T_b38	rs11644920	Breast_Mammary_Tissue	0.339646	0.000119688	0.247997	0.0636867	2	0.000239376	0.035705	0.000330719	-0.171901	0.0458408	2.92507e-07	-0.385154	0.0688553	9.49552e-22	-0.323697	0.0313979
ENSG00000267056.2	AC005336.4	processed_pseudogene	chr19_15934939_G_A_b38	rs12985091	Breast_Mammary_Tissue	0.478535	7.22863e-05	-0.373013	0.092781	1	7.22863e-05	0.0157971	1.96198e-07	-0.587505	0.103261	0.00193534	-0.245596	0.0766384	1.17601e-12	-0.331468	0.0448006
ENSG00000268362.5	CTD-2017D11.1	lincRNA	chr19_24059854_C_T_b38	rs17206087	Breast_Mammary_Tissue	0.170455	0.00248144	-0.260946	0.0855729	1	0.00248144	0.155454	1.50175e-17	0.858155	0.0787381	8.47445e-17	0.981955	0.093415	1.50912e-67	0.9729	0.0436307
ENSG00000105695.14	MAG	protein_coding	chr19_35309759_G_T_b38	rs10411704	Breast_Mammary_Tissue	0.179293	3.72646e-06	-0.621945	0.132132	1	3.72646e-06	0.00144604	8.53683e-14	-1.03072	0.114726	0.000180954	-0.520457	0.132593	8.54596e-22	-0.693095	0.0671566
ENSG00000132199.18	ENOSF1	protein_coding	chr18_712037_G_A_b38	rs2612103	Muscle_Skeletal	0.443343	2.57933e-05	-0.266917	0.062968	4	0.000103173	0.123976	1.05882e-29	-0.787918	0.056652	4.14911e-16	-0.508209	0.0563035	5.74602e-65	-0.613437	0.0319887
ENSG00000272977.1	CTA-390C10.10	sense_intronic	chr22_25459662_G_A_b38	rs6004655	Spleen	0.167401	3.78752e-05	0.413128	0.0978565	1	3.78752e-05	0.212883	7.93121e-14	-1.12903	0.107327	5.15526e-16	-1.27659	0.10469	4.89664e-51	-1.19367	0.0566585
